# Novel Driver Strength Index highlights important cancer genes in TCGA PanCanAtlas patients

**DOI:** 10.1101/2021.08.01.21261447

**Authors:** Aleksey V. Belikov, Danila V. Otnyukov, Alexey D. Vyatkin, Sergey V. Leonov

## Abstract

Elucidating crucial driver genes is paramount for understanding the cancer origins and mechanisms of progression, as well as selecting targets for molecular therapy. Cancer genes are usually ranked by the frequency of mutation, which, however, does not necessarily reflect their driver strength. Here we hypothesize that driver strength is higher for genes that are preferentially mutated in patients with few driver mutations overall, because these few mutations should be strong enough to initiate cancer. We propose a formula to calculate the corresponding Driver Strength Index (DSI), as well as the Normalized Driver Strength Index (NDSI), the latter completely independent of the overall gene mutation frequency. We validate these indices using the largest database of human cancer mutations – TCGA PanCanAtlas, multiple established algorithms for cancer driver prediction (2020plus, CHASMplus, CompositeDriver, dNdScv, HotMAPS, OncodriveCLUSTL, OncodriveFML) and four custom computational pipelines that integrate driver contributions from SNA, CNA and aneuploidy at the patient-level resolution. We demonstrate that DSI and especially NDSI provide substantially different rankings of genes as compared to frequency approach. For example, NDSI prioritized members of specific protein families, including G proteins *GNAQ, GNA11* and *GNAS*, isocitrate dehydrogenases *IDH1* and *IDH2*, and fibroblast growth factor receptors *FGFR2* and *FGFR3*. KEGG analysis shows that top NDSI-ranked genes comprise *EGFR/FGFR2/GNAQ/GNA11* – *NRAS/HRAS/KRAS* – *BRAF* pathway, *AKT1* – *MTOR* pathway, and *TCEB1* – *VHL* – *HIF1A* pathway. NDSI does not seem to correlate with the number of protein-protein interactions. We share our software to enable calculation of DSI and NDSI for outputs of any third-party driver prediction algorithms or their combinations.
