## Additional file 1 for "Novel Driver Strength Index highlights important cancer genes in TCGA PanCanAtlas patients": 2021_8_16_20_32_distribution_age_females_genes.tsv

Age group	SNA-based oncogenic events	CNA-based oncogenic events	Mixed oncogenic events	SNA-based tumor suppressor events	CNA-based tumor suppressor events	Mixed tumor suppressor events	Driver chromosome losses	Driver chromosome gains	Driver arm losses	Driver arm gains	Driver events of all classes
<25	IDH1:10,BRAF:10,NRAS:3,IL1RAPL2:1,GNAS:1,PIK3CA:1,PTPN11:1,FGFR2:1	RXRA:7,ERCC2:6,GNA11:6,PPP2R1A:6,CDK4:6,PPP6C:6,KEAP1:5,MAP2K2:5,PIK3R2:5,FLT4:5,PLCG1:5,SCN2A:5,SF3B1:5,CHD4:4,G6PD:4,GTF2I:4,HEPH:4,SLC27A5:4,EEF1A1:4,GNAS:4,TP63:4,CACNA1E:4,H3F3A:4,U2AF1:4,EGFR:4,CUL1:3,EIF1AX:3,KAT8:3,TRRAP:3,HIST2H2BE:3,POLQ:3,RBM39:3,MYC:3,CRB1:3,DDR2:3,AKT1:2,DICER1:2,PTPN11:2,ACVR1:2,COL11A1:2,COL3A1:2,GNAQ:2,GRIN2A:2,KDR:2,KIT:2,NFE2L2:2,NRAS:2,PIK3CA:2,SOX17:2,TDG:2,ID…	RET:1,GNAS:1,ATR:1,DICER1:1,H3F3A:1	TP53:8,ATRX:8,CIC:2,KMT2A:1,KMT2B:1,MLL4:1,ZC3H13:1,FAT1:1,JAK1:1,PSIP1:1,PGR:1,B2M:1,CHD3:1,CHEK2:1,NAA15:1,KMT2D:1,APC:1,KMT2C:1	RPL22:9,IRF2:8,EPHA2:8,BRCA2:7,KLF5:7,RPL5:7,THRAP3:7,EP300:6,MLL3:6,NAA15:6,WAC:6,MAP2K4:6,BAX:6,CHEK2:5,FUBP1:5,BCOR:5,BRD7:5,FAT1:4,KLF6:4,PTMA:4,TGFBR2:4,NCOR1:4,SMAD4:4,CASP8:4,CUL3:4,RQCD1:4,ARID1A:4,FBXW7:4,GPS2:4,KDM6A:4,SMAD2:4,MYCL1:4,BAP1:3,CCAR1:3,CDK12:3,ELF3:3,KRT222:3,PBRM1:3,RB1:3,XPO4:3,NF2:3,TP53:3,ZC3H13:3,DDX3X:3,KDM5C:3,CTNND1:3,BMPR1A:3,BMPR2:3,NSD1:3,PTEN:3,RASA1:3,SCAF4:3,…	ATRX:2,CHD3:1,RB1:1,KMT2C:1,MLL3:1,NF1:1,TP53:1,IRF2:1	13:4,17:3,22:3,15:2,18:2,1:2,2:2,6:2,10:2,21:2,3:1,11:1,4:1	12:4,19:4,21:4,5:3,7:3,8:3,20:3,16:2,9:1,18:1,2:1	1p:7,17p:3,8p:3,19q:3,4q:2,16q:2,3q:2,1q:1,2p:1,11q:1,9p:1,3p:1,5q:1,18q:1,11p:1,10p:1	1q:4,19q:2,5p:2,9q:2,8q:2,6p:2,12q:1,4p:1,16q:1,5q:1,10p:1,3q:1,11p:1,2p:1,17p:1,17q:1,7p:1	IDH1:12,TP53:12,ATRX:12,BRAF:11,IRF2:9,RPL22:9,EPHA2:8,RXRA:7,BRCA2:7,KLF5:7,MLL3:7,NAA15:7,RPL5:7,THRAP3:7,1p:7,ERCC2:6,GNA11:6,PPP2R1A:6,EP300:6,21:6,CDK4:6,GNAS:6,PPP6C:6,WAC:6,CHEK2:6,MAP2K4:6,BAX:6,KEAP1:5,MAP2K2:5,PIK3R2:5,FLT4:5,NRAS:5,PLCG1:5,SCN2A:5,SF3B1:5,FAT1:5,1q:5,19q:5,H3F3A:5,FUBP1:5,CHD3:5,BCOR:5,BRD7:5,CHD4:4,G6PD:4,GTF2I:4,HEPH:4,SLC27A5:4,12:4,19:4,EEF1A1:4,TP63:4,KLF6:4,PTMA:…
25-29	IDH1:12,BRAF:11,IDH2:2,HRAS:2,CTNNB1:1,PIK3CA:1,ATR:1,EIF1AX:1,CDK4:1,MTOR:1,FOXA1:1,NRAS:1	TP63:13,MYC:11,PPP2R1A:10,KEAP1:10,SLC27A5:9,CDK4:9,GNAS:8,RBM39:8,PIK3CA:8,POLQ:8,EGFR:8,ERCC2:7,GNA11:7,PIK3R2:7,BRAF:7,CRB1:7,HIST2H2BE:7,EPAS1:6,MAP2K2:6,PLCG1:6,ATR:6,GNA13:6,H3F3A:6,PTPN11:6,KRT15:6,GTF2I:6,TRRAP:6,KRAS:5,CHD4:5,GNAQ:5,PPP6C:5,SPOP:5,DDR2:5,RXRA:5,TDG:5,CCND1:5,RAC1:5,MAP2K1:5,SMAD3:5,FLT4:4,RHOB:4,SOX17:4,CUL1:4,KAT8:4,AKT1:4,COL11A1:4,HRAS:4,IDH2:4,RET:4,RRAS2:4,ERBB2:4,F…	SCN2A:1,DDR2:1,POLQ:1,PIK3CA:1	TP53:12,ATRX:6,KMT2D:4,CIC:4,PGR:2,GATA3:2,SIN3A:2,FAT1:2,KMT2C:2,SCAF4:1,CDKN2A:1,DDX3X:1,PIK3R1:1,KANSL1:1,MGA:1,SETD2:1,TSC1:1,APC:1,FBXW7:1,RTF1:1,NSD1:1,NF1:1,HLA-B:1,RASA1:1,EP300:1,B2M:1,NCOR1:1,TBL1XR1:1,BCOR:1,STAG2:1,BRCA2:1,DNMT3A:1,ARID1A:1,CTCF:1,NIPBL:1,PTEN:1,ZFP36L2:1	CHEK2:14,EPHA2:13,RPL5:11,LATS1:11,MYCL1:10,RPL22:10,THRAP3:10,ATXN3:9,EP300:9,ARID1B:9,KLF5:9,MLL:9,GPS2:9,ATRX:9,CDKN2A:9,CUL3:9,MAX:8,ARID1A:8,PBRM1:8,TGFBR2:8,ATM:8,IRF2:8,BCOR:8,NF2:7,SMAD4:7,TRAF3:7,BMPR2:7,FUBP1:7,TTK:7,RB1:7,BAP1:7,PIK3R1:7,VHL:7,B2M:6,NCOR1:6,SCAF4:6,BRCA2:6,WAC:6,ZC3H13:6,MAP2K4:6,PTEN:6,LYRM4:6,FOXA2:6,SMARCA1:6,SETD2:6,BAX:6,CHD3:5,FBXW7:5,JAK1:5,CASP8:5,PTMA:5,RQCD1:…	ATRX:2,KMT2C:2,MLL3:2,ATM:1,PTEN:1,CASP8:1,TGFBR2:1,CREBBP:1,NSD1:1,BMPR1A:1,PBRM1:1,BRCA1:1,STK11:1,BRD7:1,B2M:1,NF2:1,ARID1A:1	22:11,4:6,13:5,18:4,15:4,10:4,21:4,11:3,1:2,2:2,6:2,14:2,9:1,17:1	20:6,12:5,5:4,7:4,8:4,21:3,19:1,3:1,9:1,17:1,14:1,4:1,16:1,18:1,2:1,11:1,15:1	6q:11,1p:9,8p:9,3p:8,17p:7,5q:6,9p:4,19p:4,19q:4,11q:3,16q:3,11p:3,18q:2,4p:2,10p:2,3q:1,2p:1,4q:1	1q:10,19q:4,20q:4,5p:3,17q:3,2p:3,3q:3,16p:2,6p:2,20p:2,8q:2,12p:1,19p:1,12q:1,11q:1,9q:1,17p:1	BRAF:18,ATRX:17,TP53:16,IDH1:14,CHEK2:14,EPHA2:13,TP63:13,22:11,RPL5:11,LATS1:11,MYC:11,6q:11,PPP2R1A:10,EP300:10,CDK4:10,KEAP1:10,CDKN2A:10,ARID1A:10,MYCL1:10,RPL22:10,THRAP3:10,PIK3CA:10,1q:10,SLC27A5:9,ATXN3:9,1p:9,ARID1B:9,KLF5:9,MLL:9,GPS2:9,PBRM1:9,TGFBR2:9,ATM:9,8p:9,POLQ:9,CUL3:9,BCOR:9,GNAS:8,MAX:8,NF2:8,RBM39:8,B2M:8,19q:8,PTEN:8,17p:8,PIK3R1:8,IRF2:8,3p:8,EGFR:8,ERCC2:7,SCAF4:7,SMAD4:7…
30-34	BRAF:24,IDH1:23,PIK3CA:8,NRAS:7,CTNNB1:6,SF3B1:4,SMARCA4:4,KIT:3,POLQ:3,MTOR:2,CHD4:2,KRAS:2,DICER1:2,SOS1:2,AKT1:2,GNAS:2,SPOP:2,CUL1:1,CRB1:1,EPAS1:1,HIST2H2BE:1,GTF2I:1,EEF1A1:1,ERBB3:1,PIK3CB:1,PLCG1:1,GNA11:1,CACNA1E:1,KAT8:1,MAP2K1:1,TP63:1,MYH2:1,COL1A2:1,IL1RAPL2:1,FLT4:1,PTPN11:1,HRAS:1,EGFR:1,FOXA1:1,H3F3A:1,KEAP1:1,MAP2K2:1,PCBP1:1,PPP2R1A:1,U2AF1:1,ATR:1	H3F3A:18,GNAS:14,SPOP:14,POLQ:14,TP63:14,CDK4:13,EIF1AX:13,CRB1:13,RAC1:13,CACNA1E:13,DDR2:12,ERBB2:12,GNA13:12,CUL1:11,PLCG1:11,ATR:11,MYC:11,ERCC2:10,PIK3R2:10,RAF1:10,PIK3CA:10,SMAD3:10,EGFR:10,RHOB:9,SLC27A5:9,RBM39:9,HEPH:9,KRAS:9,HIST2H2BE:9,MAP2K1:9,FLT4:8,KEAP1:8,RET:8,TDG:8,PPP6C:8,SOX17:8,PTPN11:8,SOS1:8,IDH2:8,G6PD:7,AKT1:7,GTF2I:7,RXRA:7,KRT15:7,MAPK1:7,TRRAP:7,IDH1:6,PPP2R1A:6,KAT8:6…	POLQ:2,PIK3CA:2,SLC27A5:1,FGFR2:1,ERBB2:1,BRAF:1,SOX17:1	TP53:23,ATRX:16,KMT2C:9,APC:6,NIPBL:6,EP300:6,ARID1A:6,RB1:6,CIC:5,KMT2A:5,NF1:5,AMER1:4,KDM6A:4,KMT2D:4,NSD1:4,CHD8:4,NOTCH1:4,ATM:4,GATA3:3,BRCA2:3,TBL1XR1:3,FBXW7:3,KMT2B:3,RBM10:3,TSC1:3,MGA:3,ZC3H13:3,CTCF:3,BRCA1:3,DAZAP1:2,FAM123B:2,CDH1:2,MAP2K4:2,BCOR:2,CREBBP:2,ACVR2A:2,SIN3A:2,ARHGAP35:2,FAT1:2,NCOR1:2,SMAD4:2,TRAF3:2,KANSL1:2,MLL3:2,SMARCA1:2,TCF12:2,ARID2:2,CTNND1:2,ASXL1:2,CHEK2:2,D…	KLF5:21,B2M:19,MLL:17,IRF2:17,EPHA2:16,SMAD4:16,XPO4:16,CDKN2A:16,ARID1B:15,FAT1:15,NF2:15,PBRM1:15,RB1:15,TGFBR2:15,EP300:15,BRCA2:14,FUBP1:14,SETD2:14,ATM:14,SMARCA1:14,BAX:14,ARID1A:13,JAK1:13,PSIP1:13,RNF111:13,RPL22:13,TRAF3:13,RQCD1:13,PTEN:13,CUL3:13,ATXN3:12,LATS1:12,NAA15:12,RPL5:12,GPS2:12,NSD1:12,ATF7IP:12,CHD3:11,MAP2K4:11,THRAP3:11,VHL:11,ZC3H13:11,CHEK2:11,NCOR1:10,SCAF4:10,CBWD3:10…	BAP1:4,TP53:2,KMT2A:1,MLL:1,RB1:1,BMPR2:1,KMT2C:1,MLL3:1,BCOR:1,KMT2B:1,MLL4:1,FBXW7:1,PGR:1,CIC:1,PTEN:1,ATRX:1	13:14,22:14,18:10,10:7,15:6,17:5,21:5,14:4,2:3,4:3,11:2,6:2,1:2,9:2	20:11,12:8,7:8,19:7,5:6,8:5,21:4,15:3,16:2,1:2,17:2,4:1,2:1,11:1,9:1,10:1	6q:17,17p:14,8p:13,1p:11,9p:11,3p:10,11p:10,5q:8,16q:7,18q:7,19p:6,19q:6,4p:5,4q:5,10q:4,11q:3,2q:2,12p:2,9q:1,3q:1,6p:1,10p:1	1q:17,8q:12,5p:9,20q:8,3q:8,17q:6,2p:5,10p:4,9q:4,7p:4,16p:4,11q:4,19q:3,12p:3,12q:2,4p:2,6p:2,3p:2,19p:1,17p:1,7q:1	TP53:34,IDH1:29,BRAF:28,ATRX:26,RB1:22,KLF5:21,EP300:21,B2M:20,PIK3CA:20,ARID1A:19,H3F3A:19,POLQ:19,SMAD4:18,MLL:18,ATM:18,BRCA2:17,EPHA2:17,FAT1:17,PBRM1:17,6q:17,IRF2:17,CDKN2A:17,1q:17,NF2:16,SETD2:16,TGFBR2:16,XPO4:16,GNAS:16,SPOP:16,SMARCA1:16,NSD1:16,PTEN:16,ARID1B:15,FUBP1:15,TRAF3:15,17p:15,TP63:15,JAK1:14,PSIP1:14,ZC3H13:14,13:14,22:14,CRB1:14,BAP1:14,APC:14,BAX:14,CACNA1E:14,CUL3:14,CDK…
35-39	IDH1:30,BRAF:23,PIK3CA:15,GNAQ:4,EPAS1:4,NRAS:4,MAPK1:3,ERBB3:3,FGFR2:3,SMARCA4:3,CTNNB1:2,GTF2I:2,U2AF1:2,SI:2,SOS1:2,CHD4:2,HRAS:2,EGFR:2,GNA11:2,KIT:2,MET:2,PIK3R2:2,PTPN11:2,SPOP:2,GNAS:2,MYC:2,SMAD3:1,HEPH:1,KRAS:1,MAP2K1:1,GRM7:1,RHOA:1,RBM39:1,SLC27A5:1,AKT1:1,CDK4:1,COL1A2:1,COL3A1:1,DICER1:1,EEF1A1:1,FGFR3:1,H3F3A:1,KAT8:1,MTOR:1,SF3B1:1,WT1:1,POLQ:1,IDH2:1,IL1RAPL2:1,RXRA:1,ATR:1,CUL1:1…	MYC:30,H3F3A:29,CUL1:24,DDR2:24,TP63:24,KEAP1:22,TRRAP:22,EIF1AX:21,ATR:21,GTF2I:21,GNAS:21,PIK3R2:21,HEPH:20,POLQ:20,KAT8:19,PIK3CA:19,ERBB2:19,HIST2H2BE:19,G6PD:18,RAC1:18,RBM39:18,PLCG1:17,CDK4:16,PPP6C:16,SMARCA4:16,CRB1:16,PIK3CB:16,GNA11:15,BRAF:15,GRIN2A:15,CCND1:15,CHD4:13,ERCC2:13,EGFR:13,ERBB3:13,SOX17:13,IDH2:13,RHOB:13,DICER1:12,RXRA:12,KRAS:12,SLC27A5:12,CACNA1E:12,MAP2K2:11,PPP2R1A:…	PIK3CA:6,TRRAP:2,TP63:2,CTNNB1:1,ATR:1,ERBB2:1,POLQ:1,IDH1:1,CCND1:1,COL11A1:1,CRB1:1,RAC1:1,SF1:1,KRAS:1,MYH9:1,ESR1:1	TP53:28,ATRX:16,CIC:9,NOTCH1:8,KMT2C:7,AMER1:7,FAT1:7,NCOR1:6,BRCA2:6,PTEN:6,ATM:6,FBXW7:6,SETD2:6,KMT2D:6,APC:6,EP300:5,NF1:5,NIPBL:5,ARHGAP35:5,ARID1A:5,KMT2B:5,RB1:5,GATA3:4,TSC1:4,MAP3K1:4,SMARCA1:4,CDK12:4,ZC3H13:4,BRCA1:4,NSD1:4,RASA1:4,CDH1:4,MGA:4,PIK3R1:3,BCOR:3,BRD7:3,CUL3:3,KMT2A:3,PBRM1:3,PSIP1:3,STAG2:3,ASXL1:3,ACVR2A:3,EPHA2:3,HLA-A:3,ZNF750:3,CTCF:3,TRAF3:3,DNMT3A:3,ARID2:3,PTCH1:3…	EPHA2:38,KLF5:30,BAX:29,NF2:27,RPL22:25,RPL5:25,CHEK2:25,ARID1A:24,MLL:22,THRAP3:22,ZC3H13:22,EP300:22,FAT1:21,TRAF3:21,RB1:20,FTSJD1:20,ATXN3:20,ATM:19,GPS2:19,MAP2K4:19,LATS1:19,CDKN2A:18,MYCL1:18,PTCH1:18,BRCA2:18,NAA15:18,SMAD4:17,CHD3:17,STK11:17,B2M:17,MLL4:17,PBRM1:16,ARID1B:16,XPO4:16,LYRM4:16,IRF2:16,CDH1:16,BCOR:16,TGFBR2:15,ZC3H18:15,TTK:15,BMPR1A:14,CASP8:14,JAK1:14,KLF6:14,PTEN:14,BR…	TP53:5,FUBP1:4,ATRX:3,ARID1A:2,CHEK2:2,ARID1B:2,KMT2C:2,MLL3:2,STAG2:2,USP9X:2,CIC:2,CBFB:1,NF2:1,GPS2:1,NCOR1:1,PTCH1:1,FOXA2:1,YLPM1:1,FBXW7:1,TGFBR2:1,RB1:1,GATA3:1,PTEN:1	22:28,4:17,13:15,14:15,15:12,10:11,21:11,2:9,18:9,11:7,17:7,1:6,9:6,6:5,3:3,8:1	7:19,20:16,5:12,8:11,12:9,16:9,19:8,4:4,1:4,2:4,21:3,13:2,17:2,15:2,9:1,6:1,10:1	8p:25,17p:24,16q:22,1p:21,6q:20,5q:17,3p:15,19q:14,11q:13,19p:9,4p:9,11p:9,4q:9,9p:8,10q:7,2q:6,9q:4,18q:3,17q:3,18p:2,7p:2,10p:2,6p:2,2p:2,3q:1,12q:1	1q:25,3q:17,5p:16,8q:15,16p:9,19q:9,10p:7,6p:7,17q:6,20p:6,7q:5,20q:5,9q:4,12p:4,7p:3,2p:3,3p:2,11q:2,19p:2,9p:1,12q:1,4p:1,18q:1	TP53:46,EPHA2:41,PIK3CA:40,BRAF:38,IDH1:36,ATRX:33,MYC:32,ARID1A:31,KLF5:30,H3F3A:30,BAX:29,22:28,CHEK2:28,NF2:28,FAT1:28,RPL22:27,EP300:27,RPL5:26,RB1:26,ZC3H13:26,TP63:26,CUL1:25,ATM:25,1q:25,8p:25,TRRAP:24,BRCA2:24,DDR2:24,17p:24,TRAF3:24,MLL:23,THRAP3:23,ATR:23,GTF2I:23,GNAS:23,PIK3R2:23,19q:23,EIF1AX:22,PTCH1:22,KEAP1:22,POLQ:22,16q:22,HEPH:21,PTEN:21,4:21,MAP2K4:21,1p:21,NCOR1:21,KAT8:20,AR…
40-44	IDH1:23,PIK3CA:18,BRAF:17,KRAS:12,SF3B1:6,NFE2L2:5,SMARCA4:5,KEAP1:4,ATR:3,ERBB2:3,CUL1:3,KIT:3,GRM7:3,SI:3,IDH2:3,FAT4:2,ERBB3:2,AKT1:2,EEF1A1:2,GNAS:2,CHD4:2,MAP2K1:2,MTOR:2,MYC:2,EPAS1:2,HRAS:2,NRAS:2,CTNNB1:2,COL11A1:1,POLQ:1,CACNA1E:1,U2AF1:1,TRRAP:1,CDK4:1,EGFR:1,SCN2A:1,ERBB4:1,COL1A2:1,CRB1:1,HEPH:1,KDR:1,KAT8:1,PTPN11:1,ESR1:1,GNA11:1,GNAQ:1	H3F3A:59,TP63:44,HIST2H2BE:41,POLQ:40,MYC:39,ATR:35,CRB1:34,RAC1:33,GNAS:32,PIK3CA:31,RBM39:31,IDH2:31,DDR2:29,GTF2I:28,GRIN2A:27,CACNA1E:26,CDK4:25,COL1A2:25,CUL1:24,PLCG1:24,PIK3CB:24,FOXA1:24,GNA13:23,ERCC2:23,KAT8:23,G6PD:22,TRRAP:22,EGFR:22,PPP2R1A:21,TDG:21,ERBB2:21,ERBB3:21,PCBP1:21,BRAF:20,KRT15:20,SLC27A5:20,SPOP:20,DICER1:19,KRAS:19,COL11A1:19,SOX17:18,RXRA:18,CHD4:17,U2AF1:17,EIF1AX:17…	PIK3CA:7,KRAS:4,CACNA1E:2,MET:2,PTPN11:1,RHOB:1,DDR2:1,CRB1:1,AKT1:1,EEF1A1:1,COL3A1:1,SMARCA4:1,ATR:1,NFE2L2:1,EPAS1:1,GRIN2A:1,MAP2K2:1,POLQ:1,ERBB3:1,TRRAP:1,EGFR:1,DICER1:1,WT1:1,COL11A1:1,HRAS:1,GNAQ:1	TP53:39,ATRX:18,KMT2D:10,KMT2C:10,APC:10,GATA3:9,EP300:8,KMT2A:7,ARID1A:7,PTEN:7,CTCF:7,ATM:6,USP9X:6,FBXW7:6,MAP3K1:6,BCOR:6,NOTCH1:6,FAT1:6,CASP8:5,CHD8:5,BRCA1:5,NSD1:5,SCAF4:5,AMER1:5,BRCA2:4,SMARCA1:4,RB1:4,NIPBL:4,MGA:4,DDX3X:4,STAG2:4,ACVR2A:3,CDK12:3,CIC:3,NF1:3,ARHGAP35:3,FUBP1:3,RNF111:3,TTK:3,KANSL1:3,RASA1:3,JAK1:3,ARID2:3,CMTR2:2,ARID1B:2,MLL3:2,MLL:2,ATF7IP:2,HLA-A:2,CREBBP:2,KLF5:2…	ZC3H18:35,MAP2K4:35,RB1:34,ATM:34,SMAD4:33,TGFBR2:32,LATS1:32,KLF5:31,ZC3H13:31,EPHA2:31,MLL:31,CHEK2:29,ARID1B:29,PTEN:27,BAP1:27,STK11:27,NCOR1:26,RPL22:25,FAT1:25,IRF2:25,SMARCA1:25,KRT222:25,EP300:25,PTCH1:25,CHD3:24,GPS2:24,PIK3R1:24,SETD2:24,NUP93:24,BAX:24,NF2:23,ATRX:23,BRCA2:23,XPO4:23,BMPR1A:23,TSC1:22,TTK:22,SMAD2:22,MAP3K1:21,BRCA1:21,CBFB:21,RASA1:21,VHL:21,ATXN3:21,ARID1A:20,FBXW7:2…	TP53:9,KMT2C:4,MLL3:4,CDH1:3,NCOR1:3,GPS2:2,ARID1A:2,STK11:2,FAT1:2,PTEN:2,BRD7:2,ATRX:2,CIC:2,AXIN1:2,TTK:1,CCAR1:1,BAP1:1,ATM:1,MGA:1,TSC1:1,B2M:1,KMT2D:1,MLL2:1,CASP8:1,RB1:1,TBX3:1,NF2:1,AJUBA:1,APC:1,ARID2:1,HSP90AB1:1,PIK3R1:1,THRAP3:1,SMAD4:1,FBXW7:1,IRF6:1,CHEK2:1	13:34,22:34,4:22,10:20,14:20,21:18,18:16,11:10,2:9,15:9,17:9,9:7,6:6,3:5,1:4,16:3,19:1,5:1,12:1	20:24,7:18,8:17,5:7,16:5,12:4,13:4,2:4,19:3,1:2,17:2,15:2,21:2,9:1,14:1,22:1,6:1,10:1	17p:45,16q:33,6q:33,8p:33,3p:27,19p:22,5q:21,1p:15,9p:15,10q:15,18q:14,11q:14,11p:10,4q:10,2q:8,4p:7,19q:6,9q:5,10p:5,18p:3,7p:3,6p:1,3q:1,17q:1,2p:1	1q:52,3q:31,8q:28,5p:28,16p:22,20q:16,6p:15,19q:14,17q:9,7p:9,2p:9,10p:8,12p:7,7q:5,20p:5,19p:3,11q:3,12q:2,9q:2,9p:1,4p:1,17p:1	TP53:66,H3F3A:59,PIK3CA:56,1q:52,17p:46,TP63:44,ATRX:43,POLQ:42,HIST2H2BE:41,MYC:41,ATM:41,ATR:39,RB1:39,13:38,BRAF:37,CRB1:36,PTEN:36,KRAS:35,ZC3H18:35,22:35,MAP2K4:35,SMAD4:35,GNAS:34,IDH2:34,RAC1:33,FAT1:33,KLF5:33,TGFBR2:33,ZC3H13:33,16q:33,EP300:33,6q:33,8p:33,MLL:33,IDH1:32,3q:32,LATS1:32,RBM39:31,EPHA2:31,ARID1B:31,NCOR1:31,DDR2:30,CHEK2:30,CACNA1E:29,APC:29,ARID1A:29,SMARCA1:29,STK11:29,G…
45-49	PIK3CA:33,BRAF:24,IDH1:15,CHD4:9,ERBB3:9,KRAS:8,AKT1:7,SF3B1:7,SOS1:6,MTOR:6,CTNNB1:6,GNAS:5,IDH2:5,COL3A1:5,EPAS1:4,FOXA1:4,ATR:4,NFE2L2:4,ERBB2:4,SOX17:4,GNA11:4,ERBB4:3,PPP2R1A:3,FGFR3:3,KIT:3,SMARCA4:3,NRAS:3,HRAS:3,FGFR2:3,MYH2:2,PLCG1:2,CRB1:2,SI:2,TRRAP:2,COL1A2:2,H3F3A:2,G6PD:2,GTF2I:2,MAP2K1:2,SCN2A:2,SLC27A5:2,EGFR:2,POLQ:2,CUL1:2,DDR2:1,KDR:1,IL1RAPL2:1,MET:1,GRIN2A:1,HEPH:1,COL11A1:1,…	H3F3A:67,MYC:62,DDR2:59,CRB1:53,GNA13:52,HIST2H2BE:52,POLQ:51,TP63:49,BRAF:46,TRRAP:46,GTF2I:45,ERBB2:45,ATR:45,GNAS:44,COL1A2:44,PIK3CA:44,CUL1:43,RBM39:43,PLCG1:38,CCND1:38,PIK3R2:37,MET:37,GRIN2A:37,RAC1:36,KRT15:35,EGFR:35,SPOP:33,CACNA1E:33,KRAS:31,PIK3CB:31,TDG:30,KAT8:29,KEAP1:27,PPP6C:27,STAT3:27,ERBB3:26,FOXA1:26,GNA11:26,AKT1:25,CDK4:25,CHD4:25,SMARCA4:25,EIF1AX:25,IDH2:25,MAP2K2:24,SLC…	PIK3CA:8,KRAS:3,EGFR:3,SOS1:2,ERBB3:2,ERCC2:2,GNAS:2,ERBB2:1,SCN2A:1,POLQ:1,DDR2:1,MYC:1,SPOP:1,BRAF:1,GRIN2A:1,TRRAP:1,AKT1:1,DICER1:1,CUL1:1,IDH2:1,COL3A1:1,PCBP1:1,RET:1,ERBB4:1,COL1A2:1,NFE2L2:1,AMD1:1,CRB1:1	TP53:45,KMT2C:23,APC:17,PTEN:16,CREBBP:16,FBXW7:15,ATRX:15,GATA3:14,ARID1A:14,KMT2D:13,FAT1:13,NOTCH1:12,NF1:12,ATM:11,ATF7IP:10,STAG2:9,BRCA2:9,MGA:9,CIC:9,CHD8:8,CASP8:8,PIK3R1:8,CHD3:8,SETD2:8,EP300:8,KANSL1:8,KMT2A:8,KDM6A:7,MAP3K1:7,TSC1:7,CTCF:7,BCOR:7,ARID2:7,CDK12:7,AMER1:7,NSD1:7,RASA1:7,SIN3A:7,SMARCA1:7,SOX9:6,BAP1:6,ARID1B:6,TBX3:6,NCOR1:6,MLL3:6,MSH2:6,ZC3H13:6,ASXL1:6,TCF12:6,KMT2B:…	KLF5:60,EPHA2:58,GPS2:56,RB1:54,ZC3H18:54,MAP2K4:50,CHD3:49,ZC3H13:49,NF2:48,BAP1:47,EP300:46,ATXN3:44,NCOR1:42,XPO4:38,RPL5:37,NUP93:37,ATM:36,STK11:36,SETD2:35,BRD7:35,PTEN:35,IRF2:35,CHEK2:34,SMAD4:34,TGFBR2:34,VHL:34,LATS1:33,BAX:33,B2M:32,ELL2:32,RPL22:32,MYCL1:32,CDKN2A:31,PBRM1:31,RNF111:31,ARHGAP35:31,MAX:31,APC:30,MLL:30,PIK3R1:30,AJUBA:30,CBFB:30,TRAF3:30,BRCA2:29,PTCH1:29,ARID1B:28,MAP…	TP53:20,RB1:6,VHL:5,MAP2K4:4,FBXW7:4,CDH1:4,CBFB:3,KMT2C:3,MLL3:3,SMAD4:3,PTEN:3,BAP1:3,APC:3,NF1:2,NF2:2,ATM:2,RNF111:2,STK11:2,NSD1:2,LATS1:2,BMPR2:2,PBRM1:2,CIC:2,FUBP1:2,FAT1:2,ATRX:2,ARHGAP35:1,USP9X:1,BRCA1:1,KMT2A:1,MLL:1,EPHA2:1,ACVR1B:1,BRCA2:1,KDM5C:1,INPPL1:1,RASA1:1,EP300:1,FOXA2:1,SETD2:1,HNRNPDL:1,HNRPDL:1,CHD3:1,SIN3A:1,NOTCH1:1,CDKN1A:1,MAX:1,BCOR:1,BAX:1,TSC1:1,ARID1B:1,ARID2:1	22:55,13:51,14:39,15:33,4:33,18:25,10:21,9:16,21:16,11:15,17:9,1:8,2:8,3:5,19:5,16:3,6:3,8:1	7:43,20:39,12:17,5:17,8:14,13:10,1:9,19:8,16:8,21:5,2:5,3:4,14:4,17:4,11:3,18:2,15:2,4:1,22:1,6:1	17p:70,8p:59,16q:55,6q:47,3p:47,5q:44,1p:38,9p:22,4p:22,19p:20,10q:17,11q:15,4q:12,2q:11,18q:11,19q:10,11p:8,18p:6,9q:5,7p:5,10p:3,2p:2,6p:1,3q:1,12p:1	1q:65,8q:41,16p:40,5p:35,3q:31,20q:26,17q:23,6p:22,10p:15,12p:14,19q:12,7p:9,2p:8,7q:7,9q:4,20p:3,11q:3,12q:2,2q:2,4p:2,18p:1,4q:1,19p:1,5q:1,9p:1,3p:1	PIK3CA:85,TP53:81,BRAF:71,17p:70,H3F3A:69,RB1:65,1q:65,MYC:63,KLF5:62,13:61,DDR2:61,EPHA2:60,8p:59,CHD3:58,GPS2:57,BAP1:56,MAP2K4:56,22:56,CRB1:56,EP300:55,ZC3H13:55,ZC3H18:55,16q:55,PTEN:54,POLQ:54,NF2:52,GNA13:52,HIST2H2BE:52,GNAS:51,ERBB2:50,APC:50,ATM:49,TP63:49,ATR:49,TRRAP:49,NCOR1:48,3p:48,GTF2I:47,COL1A2:47,6q:47,ATXN3:47,CUL1:46,5q:45,SETD2:44,7:43,FBXW7:43,ATRX:43,14:43,RBM39:43,KRAS:42…
50-54	PIK3CA:55,BRAF:29,KRAS:23,SMARCA4:17,CTNNB1:16,IDH1:15,CHD4:13,PPP2R1A:11,GNAS:11,POLQ:10,MTOR:9,CUL1:9,ERBB3:9,SF3B1:9,GRM7:9,NRAS:8,EGFR:8,ATR:8,SOS1:7,SPOP:7,NFE2L2:7,KEAP1:7,ERBB2:6,CACNA1E:6,FGFR2:6,SCN2A:5,SMAD3:5,SI:5,AKT1:5,KIT:5,MYH2:5,PIK3R2:4,GNAQ:4,DICER1:4,MAP2K1:4,EPAS1:4,EEF1A1:3,COL11A1:3,CDK4:3,FLT4:3,IDH2:3,CCND1:3,PIK3CB:3,U2AF1:3,CRB1:3,FAT4:3,FGFR3:3,GNA11:3,HEPH:2,TRRAP:2,PL…	H3F3A:89,DDR2:74,GNAS:73,MYC:73,HIST2H2BE:65,CRB1:64,TRRAP:61,CACNA1E:61,PLCG1:60,RAC1:59,COL1A2:59,POLQ:57,GTF2I:55,RBM39:54,ERBB2:54,CUL1:53,TP63:53,ATR:52,BRAF:50,MET:50,CCND1:48,EGFR:48,GNA13:45,FOXA1:45,PIK3CB:45,PIK3CA:44,GRIN2A:42,ERBB3:42,EIF1AX:41,KRAS:40,KAT8:39,ERCC2:38,CDK4:37,G6PD:37,SLC27A5:37,PIK3R2:36,PPP6C:36,SOX17:36,IDH2:36,KRT15:36,DICER1:35,PPP2R1A:34,HEPH:33,RAF1:33,SPOP:33,…	PIK3CA:9,KRAS:7,EGFR:7,HIST2H2BE:3,POLQ:2,ERBB3:2,CHD4:2,ATR:2,COL1A2:2,CUL1:2,CACNA1E:2,GNAS:2,KDR:2,KIT:2,PLCG1:1,KEAP1:1,ERBB2:1,COL3A1:1,AKT1:1,GRIN2A:1,SOS1:1,EPAS1:1,TDG:1,MET:1,SCN2A:1,COL11A1:1,SF1:1,SF3B1:1,PIK3CB:1,RAF1:1,LZTR1:1,FAT4:1,TRRAP:1,FGFR2:1,MYC:1,SOX17:1,H3F3A:1,GNAQ:1,ERBB4:1	TP53:80,ARID1A:31,KMT2C:29,PTEN:29,APC:24,FAT1:23,ATRX:21,SETD2:21,KMT2D:21,CTCF:20,PIK3R1:18,NIPBL:18,NSD1:18,BRCA1:17,MGA:17,ATM:17,BRCA2:17,ARHGAP35:16,USP9X:16,CHD3:16,FBXW7:15,KMT2B:15,CREBBP:14,NF1:14,NOTCH1:14,CIC:14,AMER1:13,JAK1:13,BCOR:13,CHD8:13,SCAF4:13,PTCH1:12,RASA1:12,NCOR1:12,DYRK1A:12,KANSL1:12,RB1:12,EP300:11,DNMT3A:11,ARID1B:11,KMT2A:11,TSC1:10,MAP3K1:10,STAG2:10,RNF43:10,SMARC…	EPHA2:73,CHD3:68,MAP2K4:66,ZC3H18:64,NF2:64,KLF5:63,RB1:63,GPS2:57,STK11:56,BRD7:54,NUP93:54,B2M:53,RPL5:52,RPL22:51,CBFB:51,PTEN:50,XPO4:50,ATM:49,EP300:49,NCOR1:49,FTSJD1:49,ZC3H13:48,MLL:48,CNOT1:48,CHEK2:48,SMAD4:46,PTCH1:46,CDKN2A:46,CDH1:46,IRF2:45,BMPR1A:44,FAT1:44,BAP1:44,LATS1:43,PSIP1:43,BAX:43,ARID1B:41,MAX:41,TGFBR2:40,SETD2:40,TRAF3:40,ARID1A:39,PIK3R1:39,RASA1:39,RNF111:39,TP53BP1:3…	TP53:27,PTEN:9,PBRM1:6,VHL:6,ATRX:5,MAP2K4:4,RB1:4,CDH1:4,STK11:4,APC:4,NCOR1:3,CBFB:3,KMT2C:3,MLL3:3,NSD1:3,SETD2:3,BAP1:3,FUBP1:3,GATA3:2,YLPM1:2,EP300:2,KMT2A:2,MLL:2,FBXW7:2,USP9X:2,BRD7:2,SCAF4:1,PTCH1:1,BRCA1:1,CTCF:1,EPHA2:1,PSIP1:1,BRCA2:1,CASP8:1,HNRNPDL:1,HNRPDL:1,RASA1:1,TP53BP1:1,SMAD4:1,KMT2D:1,MLL2:1,STAG2:1,ACVR2A:1,ATXN3:1,AXIN1:1,BCL2L11:1,BMPR2:1,BRE:1,CCAR1:1,CNOT1:1,DDX3X:1,DN…	22:71,13:56,15:47,18:43,4:41,10:38,14:37,21:28,9:25,11:22,2:17,17:17,3:11,6:8,19:7,1:6,16:2,8:1,5:1,12:1	20:61,7:59,8:29,5:22,12:19,19:11,13:9,2:7,21:6,1:6,9:5,6:5,16:4,3:4,14:4,17:4,10:4,4:3,22:3,11:3,18:2,15:2	17p:89,8p:87,16q:83,6q:58,5q:49,1p:49,3p:48,19p:28,9p:25,10q:23,4q:21,11p:18,11q:18,18q:17,9q:16,4p:16,18p:14,2q:13,19q:9,2p:7,7p:4,6p:3,10p:3,12p:3,3q:2,17q:2,16p:1	1q:98,8q:58,16p:49,3q:39,5p:39,20q:32,6p:29,19q:28,17q:27,10p:21,7p:19,2p:14,12p:14,7q:10,9q:8,20p:8,11q:5,18p:4,12q:4,2q:3,4p:3,19p:2,3p:2,5q:1,16q:1,17p:1	TP53:134,PIK3CA:108,1q:98,H3F3A:90,17p:90,PTEN:88,8p:87,GNAS:86,CHD3:84,16q:84,EPHA2:83,BRAF:79,RB1:79,MAP2K4:75,DDR2:75,MYC:75,22:74,ARID1A:71,KRAS:70,POLQ:69,CACNA1E:69,FAT1:68,HIST2H2BE:68,ATM:67,CRB1:67,NF2:67,KLF5:66,13:65,ZC3H18:65,STK11:65,CUL1:64,TRRAP:64,SETD2:64,NCOR1:64,PLCG1:63,COL1A2:63,EGFR:63,BRD7:63,EP300:62,ATR:62,20:61,RPL5:61,ERBB2:61,RAC1:60,GPS2:60,ZC3H13:59,7:59,PTCH1:59,APC…
55-59	PIK3CA:69,CTNNB1:26,KRAS:23,BRAF:22,SMARCA4:18,CHD4:17,IDH1:15,MTOR:14,EGFR:12,ATR:12,FGFR2:12,POLQ:12,ERBB3:11,SF3B1:11,SOS1:11,CACNA1E:10,KEAP1:9,KIT:9,NRAS:9,FGFR3:8,PPP2R1A:8,FOXA1:7,GNA11:7,NFE2L2:7,CUL1:7,SPOP:6,ERBB2:6,GNAS:6,HRAS:5,MAPK1:5,EPAS1:5,WT1:5,IDH2:5,MAP2K1:5,PTPN11:5,AKT1:4,COL11A1:4,FAT4:4,TP63:4,SI:3,GRM7:3,COL1A2:3,DDR2:3,RAC1:3,GTF2I:3,PIK3R2:3,U2AF1:3,CDK4:3,RHOA:2,PIK3CB:…	H3F3A:86,HIST2H2BE:84,TP63:73,CACNA1E:72,DDR2:72,MYC:71,CRB1:68,POLQ:64,GNAS:60,ATR:58,PLCG1:55,PIK3CA:55,RBM39:55,EGFR:55,CUL1:53,GNA13:51,ERBB2:50,TRRAP:49,GTF2I:49,RAC1:48,SLC27A5:48,PIK3R2:47,CCND1:47,ERCC2:44,COL1A2:44,KEAP1:43,BRAF:43,CDK4:42,EIF1AX:41,SOX17:41,KRAS:41,AKT1:40,FOXA1:40,SPOP:39,MET:38,CHD4:36,TDG:36,PIK3CB:36,GRIN2A:35,KAT8:35,PCBP1:35,ERBB3:34,MAPK1:33,KRT15:32,PPP6C:31,RAF…	PIK3CA:12,KRAS:7,CACNA1E:6,TRRAP:4,COL1A2:3,EGFR:3,HEPH:3,PLCG1:2,GRIN2A:2,POLQ:2,ERBB2:2,COL11A1:2,NFE2L2:2,CRB1:2,CHD4:2,SCN2A:2,KEAP1:1,MYH2:1,DDR2:1,AMD1:1,EEF1A1:1,GTF2I:1,MAP2K1:1,AKT1:1,H3F3A:1,LZTR1:1,MET:1,SMARCA4:1,CUL1:1,ACVR1:1,WT1:1,MYH9:1,PIK3CB:1,SI:1,MAPK1:1,COL3A1:1,BRAF:1,FGFR2:1,MYC:1,IDH2:1,RAF1:1,GNA13:1,ERBB4:1,ERBB3:1,PPP2R1A:1	TP53:63,PTEN:50,ARID1A:40,KMT2D:32,FAT1:31,KMT2B:30,ATRX:26,CTCF:26,APC:26,KMT2C:25,PIK3R1:25,ATM:24,EP300:23,BRCA2:23,CIC:22,FBXW7:22,KMT2A:21,NSD1:21,NIPBL:20,ARID1B:20,BCOR:19,NOTCH1:19,USP9X:19,ARHGAP35:18,JAK1:17,NF1:17,NCOR1:17,CHD3:17,MAP3K1:16,STAG2:16,KANSL1:15,SETD2:15,RNF43:14,CASP8:13,RB1:13,MGA:13,ARID2:13,ZC3H13:13,TBX3:12,CREBBP:12,MSH6:12,ACVR2A:12,CHD8:11,DYRK1A:11,SMARCA1:11,SIN…	EPHA2:80,KLF5:75,ZC3H13:72,RPL22:67,RB1:63,PTEN:62,GPS2:61,FTSJD1:61,FAT1:60,ZC3H18:60,SMAD4:59,CBFB:59,RPL5:57,PSIP1:56,PTCH1:56,BRD7:55,NUP93:54,CHEK2:52,NF2:51,BMPR1A:51,CDKN2A:51,CDH1:51,EP300:50,CNOT1:49,ARID1A:48,ATM:47,TTK:46,XPO4:46,IRF2:46,TRAF3:44,AJUBA:43,ARID1B:43,MLL:43,SMAD2:43,CHD3:43,WAC:43,PIK3R1:43,SETD2:43,GATA3:43,PTMA:42,MAP2K4:42,PGR:42,TSC1:42,BAP1:42,ATXN3:41,B2M:41,LATS1:…	TP53:26,PTEN:11,RB1:8,CDH1:5,PBRM1:5,CIC:4,NCOR1:3,STK11:3,APC:3,NF1:3,B2M:3,FUBP1:3,MAX:2,KMT2A:2,MLL:2,MAP2K4:2,FBXW7:2,KMT2D:2,MLL2:2,SMAD4:2,VHL:2,BAP1:2,AXIN1:2,BRD7:2,PIK3R1:2,CDKN2A:2,CCAR1:1,STAG2:1,AJUBA:1,MAP3K1:1,SETD2:1,CDKN1A:1,ACVR2A:1,LATS1:1,ATM:1,ZC3H13:1,ARID1B:1,BRCA1:1,EP300:1,KMT2C:1,MLL3:1,RASA1:1,ATRX:1,ELL2:1,PSIP1:1,FAT1:1,BCOR:1,CTCF:1,KLF6:1	13:84,22:75,4:50,14:48,10:41,15:38,18:33,9:29,21:27,17:26,11:25,2:13,3:9,16:9,6:8,1:7,5:4,19:2,12:2	20:52,7:45,8:29,5:19,12:17,19:13,16:12,2:12,13:9,10:9,21:6,3:6,17:6,15:5,1:4,22:3,6:2,18:2,4:1,11:1	8p:73,17p:72,16q:68,1p:49,6q:47,5q:44,3p:41,9p:40,19p:27,10q:23,18q:23,4q:22,11p:22,11q:17,9q:14,4p:13,19q:12,2q:10,10p:8,18p:6,7p:4,6p:4,2p:4,16p:2,3q:2,17q:1,12p:1	1q:97,8q:61,3q:47,5p:45,16p:33,20q:30,6p:29,7p:27,19q:26,2p:22,17q:22,12p:21,10p:13,7q:9,18p:8,20p:8,4p:6,9q:5,19p:5,12q:4,11q:4,3p:3,17p:2,5q:1,2q:1	PIK3CA:136,PTEN:123,TP53:115,1q:97,13:93,FAT1:92,EPHA2:89,H3F3A:89,ARID1A:88,CACNA1E:88,ZC3H13:86,RB1:84,HIST2H2BE:84,KLF5:78,22:78,POLQ:78,TP63:77,RPL22:76,DDR2:76,EP300:74,17p:74,MYC:74,8p:73,ATM:72,KRAS:71,CRB1:71,ATR:70,EGFR:70,PIK3R1:70,16q:68,GNAS:66,BRAF:66,CDH1:66,SMAD4:65,PTCH1:65,APC:65,ARID1B:64,CTCF:64,RPL5:62,PSIP1:62,ZC3H18:62,BRCA2:61,CHEK2:61,NCOR1:61,8q:61,CUL1:61,GPS2:61,FBXW7:6…
60-64	PIK3CA:71,BRAF:26,CTNNB1:22,KRAS:20,PPP2R1A:16,CHD4:15,POLQ:13,ERBB3:11,ERBB2:10,CACNA1E:10,MTOR:10,COL11A1:8,NRAS:8,SI:7,SMARCA4:7,AKT1:7,ATR:7,IDH1:7,KEAP1:7,CRB1:7,CUL1:6,FGFR2:6,EGFR:6,NFE2L2:6,FOXA1:6,SF3B1:6,KIT:6,PTPN11:6,FGFR3:5,HRAS:5,GRM7:5,U2AF1:5,SPOP:5,TRRAP:5,PIK3R2:5,RHOA:4,WT1:4,GRIN2A:4,EPAS1:4,GNAS:4,MYH9:3,STAT3:3,SCN2A:3,RXRA:2,RHOB:2,SMAD3:2,SOS1:2,MAPK1:2,H3F3A:2,G6PD:2,MYC:…	H3F3A:128,DDR2:101,HIST2H2BE:97,GNAS:92,CRB1:91,TP63:85,PLCG1:83,MYC:83,RBM39:81,POLQ:81,CACNA1E:77,ATR:70,GTF2I:69,SOX17:69,CUL1:67,ERBB2:67,KEAP1:66,COL1A2:62,CCND1:62,KAT8:61,BRAF:61,GNA13:61,RAC1:61,GRIN2A:61,EGFR:60,MET:58,PIK3CA:58,TRRAP:58,PIK3R2:55,SMARCA4:54,PIK3CB:52,SPOP:51,CDK4:48,SOS1:47,EIF1AX:46,ERCC2:46,PCBP1:46,ERBB3:45,KRAS:44,G6PD:42,CHD4:41,PPP2R1A:41,TDG:41,KRT15:41,STAT3:41,…	PIK3CA:21,EGFR:12,KRAS:11,NFE2L2:6,ERBB2:5,ERBB3:4,PPP2R1A:4,ERBB4:3,CRB1:3,FAT4:3,FGFR2:3,ATR:2,CACNA1E:2,GNAS:2,POLQ:2,DDR2:2,ESR1:2,PIK3CB:2,RAF1:2,TP63:2,MYH9:2,CHD4:2,SPOP:2,G6PD:1,IL1RAPL2:1,RET:1,SCN2A:1,METTL14:1,FOXA1:1,RAC1:1,MET:1,HIST2H2BE:1,CUL1:1,HRAS:1,NRAS:1,HEPH:1,H3F3A:1,COL3A1:1,SF3B1:1,PLCG1:1,GRIN2A:1,COL1A2:1,TRRAP:1,COL11A1:1,KDR:1,PCBP1:1,RXRA:1,FLT4:1,SOS1:1,ERCC2:1	TP53:93,PTEN:53,ARID1A:45,KMT2C:37,KMT2D:33,PIK3R1:25,FBXW7:23,FAT1:22,APC:22,ATRX:22,KMT2B:20,ATM:18,NF1:17,CTCF:16,MGA:16,BCOR:16,MAP3K1:15,KANSL1:14,CREBBP:14,RPL22:14,NIPBL:14,AMER1:14,ARID2:13,NSD1:13,PBRM1:13,EPHA2:13,SCAF4:13,ZC3H13:13,RNF43:13,NOTCH1:13,KMT2A:13,BRCA2:13,ARHGAP35:12,ARID1B:12,RB1:12,CHD8:12,NCOR1:12,CHD3:12,MLL3:11,SMARCA1:11,USP9X:11,SETD2:11,KDM5C:11,STAG2:10,KDM6A:10,G…	MAP2K4:90,ZC3H18:89,ZC3H13:84,CNOT1:81,SMAD4:80,BRD7:80,CBFB:80,EPHA2:79,KLF5:79,NCOR1:79,RB1:79,EP300:78,XPO4:75,FTSJD1:75,NUP93:74,CDH1:74,GPS2:70,FAT1:70,NF2:68,MLL:67,RPL22:65,CDKN2A:64,SETD2:64,SMAD2:64,BAP1:63,PSIP1:63,CHD3:63,PBRM1:61,LATS1:61,ATM:61,B2M:60,IRF2:57,PTEN:57,CHEK2:57,ATXN3:57,ARID1B:56,TTK:56,BRCA2:55,TSC1:55,VHL:54,RNF111:54,PTCH1:54,RPL5:53,MAX:53,BMPR1A:51,WAC:51,RASA1:51…	TP53:35,CDH1:12,PTEN:11,RB1:8,ATM:6,SMAD4:6,VHL:6,EP300:5,APC:5,FBXW7:5,FAT1:4,NCOR1:4,PBRM1:4,BAP1:4,SETD2:3,BRCA2:3,ARHGAP35:3,CIC:3,NOTCH1:3,NF2:2,BRD7:2,KDM6A:2,CBFB:2,ARID1A:2,NF1:2,EPHA2:2,RTF1:2,USP9X:1,CTCF:1,DDX3X:1,RBM10:1,GPS2:1,INPPL1:1,ARID1B:1,TP53BP1:1,PTMA:1,ARID2:1,KMT2A:1,MLL:1,TRAF3:1,B2M:1,LATS1:1,CUL3:1,DHX15:1,TSC1:1,NUP93:1,ZC3H18:1,PSIP1:1,NAA15:1,STK11:1,CMTR2:1,FTSJD1:1,…	22:94,13:79,14:66,15:62,18:55,9:46,4:43,10:40,21:27,11:23,17:21,16:16,2:12,6:11,3:7,19:4,1:2,5:2,8:1,12:1	20:86,7:50,8:36,5:27,2:25,12:19,19:14,6:14,1:13,16:12,3:11,13:10,14:7,10:7,17:6,21:5,22:4,15:2,4:1,18:1,11:1,9:1	17p:107,8p:104,16q:100,6q:70,3p:56,5q:55,1p:48,9p:39,18q:34,11p:31,19p:30,11q:30,4p:25,10q:24,4q:22,9q:21,3q:7,2q:6,6p:6,16p:5,18p:4,19q:4,10p:4,2p:3,17q:2,7p:1,12p:1,12q:1	1q:117,8q:91,5p:56,16p:53,3q:50,17q:37,6p:36,10p:32,7p:30,20q:30,19q:29,12p:21,2p:17,7q:14,18p:14,20p:14,9q:8,2q:3,19p:3,11q:3,16q:2,9p:2,10q:2,4q:1,1p:1,12q:1,5q:1,3p:1,6q:1	TP53:165,PIK3CA:150,H3F3A:131,PTEN:121,1q:117,17p:107,DDR2:104,8p:104,16q:102,CRB1:101,RB1:99,GNAS:98,HIST2H2BE:98,22:98,ZC3H13:97,FAT1:96,POLQ:96,NCOR1:95,EPHA2:94,MAP2K4:94,CDH1:94,ARID1A:93,EP300:92,ZC3H18:91,8q:91,13:89,CACNA1E:89,BRD7:89,SMAD4:88,BRAF:87,TP63:87,20:86,PLCG1:85,ATM:85,MYC:85,CBFB:85,CNOT1:84,RBM39:82,ERBB2:82,KLF5:80,RPL22:80,ATR:79,FTSJD1:79,PBRM1:78,SETD2:78,EGFR:78,XPO4:75…
65-69	PIK3CA:42,KRAS:18,CTNNB1:15,CHD4:14,SI:11,BRAF:11,PPP2R1A:11,SMARCA4:10,MTOR:10,NRAS:10,KEAP1:9,ERBB3:8,SF3B1:8,FAT4:7,GNAS:7,SPOP:7,FGFR2:7,EEF1A1:6,FGFR3:6,GTF2I:6,MYH2:6,FOXA1:6,CACNA1E:6,IDH1:6,RHOA:6,COL1A2:5,ATR:5,CUL1:5,SOS1:5,ERBB2:5,EPAS1:5,PTPN11:5,EGFR:4,PIK3R2:4,KIT:4,MAP2K1:4,NFE2L2:4,GNAQ:4,TRRAP:3,CRB1:3,GRM7:3,POLQ:3,EIF1AX:3,MYC:3,ERCC2:2,U2AF1:2,HEPH:2,STAT3:2,AKT1:2,COL11A1:2,S…	H3F3A:98,CRB1:69,MYC:69,GNAS:68,DDR2:68,PLCG1:67,CACNA1E:64,RAC1:63,COL1A2:62,POLQ:62,ATR:61,HIST2H2BE:60,SOX17:60,TP63:58,RBM39:56,ERBB2:56,PIK3R2:53,CUL1:52,TRRAP:52,GTF2I:52,MET:51,PIK3CA:51,EIF1AX:49,EGFR:48,KAT8:43,KEAP1:43,SMARCA4:43,ERCC2:42,PPP2R1A:42,FLT4:42,PIK3CB:42,BRAF:41,U2AF1:40,GRIN2A:40,SLC27A5:40,AKT1:40,CCND1:40,KRAS:39,ERBB3:39,GNA13:39,CDK4:38,G6PD:38,KRT15:38,AMD1:37,SF3B1:3…	PIK3CA:16,KRAS:10,EGFR:7,PPP2R1A:7,POLQ:5,CACNA1E:4,TRRAP:4,CHD4:4,COL11A1:3,ERBB3:3,GNAS:3,COL1A2:3,CRB1:3,FGFR2:3,PLCG1:2,ERCC2:2,KDR:2,ERBB2:2,MET:2,KIT:2,COL3A1:2,BRAF:2,ATR:2,FLT4:1,NFE2L2:1,SOS1:1,U2AF1:1,MYH9:1,PTPN11:1,CDK4:1,FAT4:1,GRIN2A:1,RET:1,SF3B1:1,TP63:1,SLC27A5:1,PPP6C:1,STAT3:1,WTAP:1,ERBB4:1,MYC:1,LZTR1:1	TP53:77,PTEN:38,ARID1A:36,KMT2D:29,ATRX:28,KMT2C:27,FBXW7:19,PIK3R1:19,ARHGAP35:19,KMT2A:18,KMT2B:17,APC:17,ATM:17,CREBBP:16,NSD1:15,NF1:15,NCOR1:15,ZC3H13:15,BRCA2:14,MGA:14,BCOR:14,MAP3K1:13,USP9X:13,SETD2:12,BRCA1:12,NIPBL:12,FAT1:11,CTCF:11,EP300:10,CDK12:10,KDM6A:10,STAG2:10,ACVR2A:10,RNF43:10,SCAF4:10,AMER1:10,CIC:10,NOTCH1:10,CHD8:9,PTCH1:9,CTNND1:9,ASXL1:8,ARID1B:8,DDX3X:8,GATA3:8,CHD3:8,…	MAP2K4:80,NCOR1:79,RB1:76,GPS2:72,ZC3H13:71,FTSJD1:61,CDKN2A:61,SMAD4:60,NF2:60,CNOT1:58,FAT1:57,RASA1:57,CDH1:57,EP300:57,EPHA2:56,KLF5:56,IRF2:54,MLL:54,ZC3H18:54,B2M:54,TSC1:54,PTEN:53,PSIP1:53,SMAD2:53,PIK3R1:53,CHD3:51,ATM:51,ELL2:51,NOTCH1:50,NUP93:50,TP53BP1:50,KRT222:50,RNF111:49,BMPR1A:48,XPO4:48,APC:48,BRD7:47,PTCH1:47,PBRM1:47,BRCA2:46,FBXW7:46,TGFBR2:46,SETD2:46,CBWD3:44,YLPM1:44,MAX:…	TP53:37,RB1:7,PTEN:7,BAP1:6,VHL:6,FAT1:5,CDH1:5,KMT2D:5,MLL2:5,SMAD4:5,ARID1A:4,APC:4,STK11:4,BCOR:3,MAP3K1:3,LATS1:3,MGA:3,YLPM1:3,PBRM1:3,NF2:3,ZC3H18:3,ARHGAP35:2,ATM:2,CREBBP:2,BRCA2:2,NF1:2,NCOR1:2,CBFB:2,PIK3R1:2,SETD2:2,KMT2A:2,MLL:2,NOTCH1:2,ARID2:2,ARID1B:2,B2M:2,ATRX:2,CTCF:2,NIPBL:1,TCF12:1,HLA-A:1,RNF111:1,CHD3:1,RQCD1:1,TP53BP1:1,KDM6A:1,PTCH1:1,MAX:1,CIC:1,BRE:1,NSD1:1,CNOT1:1,CDKN1…	22:76,13:70,15:61,9:52,14:49,4:45,10:38,18:37,21:32,16:27,17:24,11:13,6:12,2:9,19:9,3:7,1:4,12:2,5:1	20:66,7:52,8:35,5:29,2:22,12:21,16:18,1:15,19:14,6:13,13:11,21:9,10:9,17:8,3:7,11:4,22:4,9:3,14:3,15:3,4:2	8p:98,17p:92,16q:56,3p:53,5q:52,9p:38,1p:35,6q:35,11p:32,18q:27,19p:27,4q:27,10q:25,11q:22,9q:17,4p:16,3q:8,2p:7,10p:7,18p:6,6p:6,2q:5,16p:5,17q:4,19q:3,20p:1,12p:1,12q:1	1q:88,5p:66,8q:65,6p:40,3q:39,7p:30,19q:29,20q:28,16p:28,10p:27,17q:27,12p:19,18p:17,2p:16,7q:10,9q:6,20p:6,2q:5,19p:4,11q:3,4p:3,17p:2,3p:1,16q:1,12q:1,8p:1,6q:1,10q:1	TP53:146,PIK3CA:109,H3F3A:99,8p:99,PTEN:98,NCOR1:96,17p:94,RB1:89,1q:88,ZC3H13:86,MAP2K4:82,13:81,22:80,ARID1A:79,GNAS:78,CRB1:75,CACNA1E:74,PIK3R1:74,FAT1:73,GPS2:73,MYC:73,SMAD4:72,COL1A2:70,PLCG1:70,ATM:70,POLQ:70,DDR2:69,APC:69,ATR:68,EP300:68,KRAS:67,NF2:67,20:66,FBXW7:66,5p:66,CDH1:66,RASA1:65,CDKN2A:65,8q:65,15:64,CNOT1:64,RAC1:63,ERBB2:63,BRCA2:62,EPHA2:62,FTSJD1:62,NOTCH1:62,SOX17:62,KLF…
70-74	PIK3CA:47,KRAS:23,CTNNB1:17,BRAF:16,CHD4:15,SMARCA4:13,ERBB2:12,MTOR:12,PPP2R1A:12,NFE2L2:9,CACNA1E:9,SF3B1:9,ERBB3:9,GNAS:8,GTF2I:7,NRAS:7,SOS1:7,IDH1:6,FOXA1:6,KIT:6,MYH2:6,AKT1:6,FAT4:6,MYH9:6,POLQ:6,CUL1:5,EEF1A1:5,EGFR:5,KEAP1:5,COL11A1:5,DDR2:5,FGFR2:5,FGFR3:5,EPAS1:5,SOX17:5,SPOP:5,HRAS:4,MYC:4,PIK3R2:4,RAC1:4,ERBB4:4,DICER1:4,HEPH:4,SI:4,GRM7:4,ATR:4,PCBP1:3,MAPK1:3,TP63:3,RET:3,KAT8:3,EI…	H3F3A:92,MYC:90,HIST2H2BE:87,RBM39:81,PLCG1:79,GNAS:78,MET:74,RAC1:73,CUL1:69,CRB1:69,POLQ:68,ATR:65,TP63:65,CACNA1E:65,GTF2I:64,COL1A2:62,TRRAP:62,DDR2:60,KAT8:60,ERBB2:60,EGFR:59,PIK3CA:57,KRT15:54,GNA13:54,CDK4:52,PIK3CB:52,BRAF:51,ERBB3:51,CCND1:50,SOX17:49,KRAS:47,GRIN2A:44,EIF1AX:43,PIK3R2:42,IDH2:42,STAT3:41,COL3A1:40,ERCC2:40,G6PD:40,TDG:40,KEAP1:39,SCN2A:39,PCBP1:38,SPOP:38,IDH1:37,HEPH:…	PIK3CA:13,EGFR:9,POLQ:7,TRRAP:6,KRAS:6,CRB1:5,ATR:5,PPP2R1A:5,MTOR:4,CHD4:4,CACNA1E:3,MET:3,COL1A2:3,COL3A1:3,NFE2L2:3,RXRA:2,PIK3R2:2,KIT:2,HEPH:2,GNA13:1,PIK3CB:1,SOS1:1,TP63:1,MYC:1,GNAS:1,DDR2:1,SMAD3:1,HRAS:1,IDH1:1,RAF1:1,KDR:1,FAT4:1,RET:1,PTPN11:1,ODZ1:1,TENM1:1,SMARCA4:1,CUL1:1,ERBB3:1,NRAS:1,RRAS2:1,H3F3A:1,FGFR2:1,U2AF1:1,ERBB2:1,SPOP:1	TP53:83,ARID1A:36,KMT2D:36,PTEN:36,KMT2C:31,FBXW7:24,APC:24,NF1:23,FAT1:20,PIK3R1:20,ARHGAP35:19,NOTCH1:18,KMT2B:18,RNF43:16,ATM:15,BCOR:15,EP300:15,RPL22:15,CTCF:14,SMARCA1:14,NSD1:14,NIPBL:14,EPHA2:13,ATRX:13,CREBBP:13,ARID1B:13,CDKN2A:13,USP9X:12,MLL3:12,MGA:12,CIC:12,SETD2:12,CHD8:11,SCAF4:11,ARID2:11,SIN3A:11,AMER1:11,CHD3:11,JAK1:10,KDM6A:10,THRAP3:10,BRCA2:10,KANSL1:10,CASP8:9,ASXL1:9,DNMT…	MAP2K4:89,NCOR1:68,CDKN2A:66,NF2:66,FTSJD1:65,SMAD2:64,SMAD4:63,ZC3H18:63,CHD3:61,GPS2:60,FAT1:59,PIK3R1:59,TP53BP1:58,CNOT1:58,EP300:57,EPHA2:57,B2M:56,PSIP1:56,STK11:56,BRD7:56,RNF111:55,PTCH1:55,CBFB:55,ATM:54,PTEN:54,GATA3:54,BAP1:53,PBRM1:52,NUP93:52,BMPR1A:52,ELL2:51,XPO4:51,CDH1:51,CHD8:50,TSC1:50,TGFBR2:49,KLF6:49,RASA1:49,DYRK1A:49,CBWD3:48,SETD2:48,TCF12:48,KLF5:48,CTCF:48,RB1:48,ZC3H13…	TP53:42,SMAD4:12,PTEN:10,PBRM1:9,RB1:7,VHL:7,APC:6,SETD2:5,CDH1:4,NF1:4,FAT1:4,LATS1:4,CREBBP:3,BAP1:3,ARID1A:3,ATRX:3,KMT2C:3,MLL3:3,FBXW7:3,KMT2A:2,MLL:2,CNOT1:2,CHEK2:2,NCOR1:2,CBFB:2,SCAF4:2,INPPL1:2,AMER1:2,FAM123B:2,ZC3H18:2,TGFBR2:2,PGR:2,RBM10:2,CMTR2:2,FTSJD1:2,STK11:2,PIK3R1:2,PSIP1:1,KDM5C:1,ARID2:1,KLF6:1,KDM6A:1,NSD1:1,KMT2D:1,MLL2:1,TBX3:1,GATA3:1,CHD8:1,ARID1B:1,BRCA1:1,NOTCH1:1,AX…	22:80,13:67,15:57,14:53,4:45,18:43,21:43,10:42,9:37,11:23,17:22,16:20,6:11,19:8,2:7,3:7,1:6,5:5,12:1	20:73,7:65,8:34,13:25,12:23,2:18,5:15,6:12,16:10,1:9,19:7,21:7,3:7,22:6,18:5,17:5,10:5,15:4,9:4,14:4,11:3,4:2	17p:96,8p:86,16q:70,3p:63,5q:55,6q:51,1p:44,9p:37,18q:34,4q:32,9q:29,19p:25,11p:24,4p:18,11q:17,10q:15,10p:8,18p:5,16p:5,17q:5,2q:4,3q:4,2p:3,19q:3,7p:2,6p:2,12p:1	1q:93,8q:64,5p:57,3q:47,16p:41,20q:35,17q:28,6p:27,19q:25,10p:22,2p:22,7p:20,12p:17,18p:17,20p:11,7q:10,2q:7,11q:5,5q:3,3p:3,9q:3,17p:3,19p:2,6q:2,10q:2,1p:1,16q:1,12q:1,4p:1	TP53:154,PIK3CA:117,PTEN:100,17p:99,MAP2K4:96,MYC:95,H3F3A:95,1q:93,13:92,GNAS:87,HIST2H2BE:87,22:86,8p:86,ARID1A:85,FAT1:83,RBM39:82,SMAD4:82,POLQ:81,PIK3R1:81,PLCG1:80,CDKN2A:79,NCOR1:79,MET:77,RAC1:77,CACNA1E:77,KRAS:76,CRB1:76,CUL1:75,ATR:74,FBXW7:74,20:73,EGFR:73,ERBB2:73,EP300:72,CHD3:72,GTF2I:71,16q:71,ATM:70,EPHA2:70,PBRM1:70,TRRAP:69,TP63:69,APC:69,SMAD2:68,FTSJD1:68,NF2:67,BRAF:67,COL1A…
75-79	PIK3CA:38,KRAS:21,BRAF:14,MTOR:12,CHD4:9,SF3B1:8,FGFR2:8,PPP2R1A:8,ERBB3:7,HRAS:7,CTNNB1:7,AKT1:6,ERBB2:6,GNAS:6,KDR:5,FGFR3:5,EPAS1:5,NFE2L2:5,U2AF1:5,FAT4:4,EEF1A1:4,POLQ:4,PCBP1:4,PIK3CB:4,EGFR:4,IDH1:4,PTPN11:4,GNA11:4,SMARCA4:4,SOX17:4,CUL1:4,SI:4,TRRAP:4,KIT:3,RET:3,CACNA1E:3,GRM7:3,TP63:3,RHOA:3,MAPK1:3,WT1:3,MYH2:3,RBM39:3,SOS1:3,KEAP1:3,ESR1:3,GTF2I:3,SPOP:3,EIF1AX:3,GNAQ:3,KAT8:2,NRAS:2…	H3F3A:71,HIST2H2BE:61,GNAS:58,MYC:55,COL1A2:54,CRB1:54,EGFR:52,RBM39:50,TP63:49,MET:48,PLCG1:48,TRRAP:47,POLQ:46,CUL1:45,RAC1:44,DDR2:44,BRAF:42,GTF2I:38,ERBB2:36,CDK4:35,CACNA1E:35,KAT8:34,SOX17:34,GNA13:34,SOS1:34,PIK3CA:34,ATR:34,U2AF1:33,CCND1:33,KRT15:32,KRAS:31,EIF1AX:30,FOXA1:30,ERCC2:29,SMARCA4:28,SLC27A5:28,FLT4:27,PPP2R1A:27,ERBB3:27,ACVR1:25,STAT3:25,G6PD:24,PCBP1:24,PIK3CB:24,RAF1:23,…	PIK3CA:14,KRAS:6,TRRAP:4,EGFR:4,BRAF:4,MYC:4,FGFR2:3,PLCG1:2,ERCC2:2,CHD4:2,AKT1:2,CACNA1E:2,MET:2,POLQ:2,SCN2A:2,LZTR1:2,PPP2R1A:2,ERBB3:1,RHOB:1,HEPH:1,WTAP:1,ERBB2:1,GNA13:1,MTOR:1,KRT15:1,DDR2:1,HRAS:1,RAC1:1,COL11A1:1,CRB1:1,COL3A1:1,KEAP1:1,SMAD3:1,TP63:1,IL1RAPL2:1,KIT:1,CUL1:1,PIK3CB:1,PCBP1:1,SOX17:1,KAT8:1	TP53:61,KMT2D:30,ARID1A:25,FAT1:21,PTEN:21,KMT2C:19,USP9X:18,APC:17,FBXW7:15,ATRX:15,CREBBP:15,SETD2:14,CTCF:13,KMT2A:13,EP300:13,PIK3R1:12,RB1:11,BCOR:11,CIC:11,MLL3:11,SCAF4:11,KMT2B:11,KDM6A:10,CHD8:10,MAP3K1:10,ATM:10,RPL22:10,NIPBL:10,AMER1:9,BRCA2:9,SIN3A:9,STAG2:9,NOTCH1:9,ACVR2A:9,CHD3:8,ARHGAP35:8,JAK1:8,NCOR1:8,PTCH1:7,RBM10:7,NF1:7,ARID2:7,TBX3:7,RASA1:7,CDK12:6,MGA:6,THRAP3:6,GATA3:6,…	PSIP1:53,SMAD4:52,NCOR1:51,NF2:50,SMAD2:50,ATM:48,MLL:48,CDKN2A:48,KLF5:46,ZC3H13:45,MAP2K4:45,CBWD3:44,FTSJD1:44,FAT1:43,PTCH1:43,RB1:43,ELL2:41,TGFBR2:41,CNOT1:41,B2M:41,GATA3:41,CHD3:40,EP300:40,CBFB:40,NOTCH1:40,BMPR1A:39,PIK3R1:39,TSC1:39,XPO4:38,LATS1:38,ZC3H18:38,VHL:37,CDH1:37,ARID1A:36,PTEN:36,RPL22:35,TTK:35,MAP3K1:35,NUP93:35,PBRM1:34,SETD2:34,EPHA2:33,RPL5:33,RASA1:33,TP53BP1:33,BAP1:…	TP53:19,PTEN:11,RB1:9,PBRM1:7,APC:6,SMAD4:5,CDH1:4,FBXW7:3,CHD3:3,BAP1:3,CHD8:2,AXIN1:2,ARID1B:2,CUL3:2,RNF111:2,EP300:2,MAP3K1:2,SETD2:2,VHL:2,MAX:2,PTCH1:2,BCOR:2,ATRX:2,KMT2A:1,MLL:1,ASXL1:1,NSD1:1,ATM:1,KMT2C:1,MLL3:1,STK11:1,PIK3R1:1,ARID1A:1,STAG2:1,ACVR2A:1,USP9X:1,JAK1:1,KLF6:1,BRCA2:1,TP53BP1:1,ARID2:1,BRCA1:1,B2M:1,TSC1:1,DAZAP1:1,MGA:1,ZC3H13:1,CMTR2:1,FTSJD1:1,RPL22:1,CNOT1:1,DYRK1A:1…	22:54,13:45,15:43,4:38,14:34,10:31,9:30,18:28,21:23,11:16,17:13,16:8,6:5,2:5,3:4,5:3,1:2,19:2,8:1,12:1	20:52,7:50,8:25,5:21,13:18,2:16,12:15,21:11,16:9,17:8,22:8,10:8,3:7,19:7,11:5,6:5,9:4,1:2,18:2,14:2,15:2	8p:63,17p:58,16q:45,6q:40,5q:36,3p:34,1p:33,18q:26,11p:24,9p:24,10q:20,19p:20,11q:16,4q:16,9q:15,4p:11,10p:7,3q:6,2q:5,16p:5,18p:4,6p:3,2p:2,19q:2,12q:1,17q:1	1q:74,5p:50,8q:38,3q:32,6p:29,20q:27,19q:21,16p:20,10p:19,12p:18,18p:17,7p:17,17q:12,2p:10,7q:8,20p:6,19p:3,9q:3,2q:2,6q:2,9p:1,16q:1,12q:1,17p:1,8p:1	TP53:106,PIK3CA:86,1q:74,H3F3A:71,PTEN:68,GNAS:64,FAT1:64,8p:64,13:63,RB1:63,ARID1A:62,22:62,HIST2H2BE:61,EGFR:60,BRAF:60,ATM:59,SMAD4:59,17p:59,MYC:59,NCOR1:59,KRAS:58,PSIP1:56,CRB1:56,EP300:55,COL1A2:55,TRRAP:55,SMAD2:54,RBM39:53,TP63:53,20:52,APC:52,PIK3R1:52,MLL:52,POLQ:52,PTCH1:52,CHD3:51,MET:51,PLCG1:51,CDKN2A:51,KLF5:50,5p:50,SETD2:50,NF2:50,ZC3H13:50,CUL1:50,7:50,FBXW7:49,NOTCH1:49,MAP2K4…
80-84	PIK3CA:19,PPP2R1A:8,KRAS:7,POLQ:6,NFE2L2:5,SMARCA4:5,HRAS:5,BRAF:5,CTNNB1:5,ATR:5,FGFR2:4,CACNA1E:4,MTOR:4,KIT:4,GTF2I:4,ERBB4:3,ERCC2:3,GNAS:3,TRRAP:3,SF3B1:3,ERBB3:3,CHD4:3,FOXA1:3,EPAS1:3,FAT4:3,MAP2K1:3,COL11A1:3,GRM7:3,PTPN11:3,GNA11:3,SPOP:3,DICER1:3,PCBP1:2,SCN2A:2,ESR1:2,CUL1:2,IDH1:2,PIK3R2:2,IDH2:2,NRAS:2,COL1A2:1,MAPK1:1,RHOB:1,COL3A1:1,KEAP1:1,PIK3CB:1,AKT1:1,MYC:1,SOS1:1,FGFR3:1,GNAQ…	EGFR:29,MYC:27,GNAS:26,RAC1:26,H3F3A:26,RBM39:24,POLQ:24,MET:23,HIST2H2BE:22,CACNA1E:22,CUL1:21,CDK4:21,ATR:21,ERBB2:20,PLCG1:20,SMARCA4:20,GNA13:20,ERCC2:18,GTF2I:18,KAT8:18,BRAF:17,COL1A2:17,SLC27A5:17,TRRAP:17,PIK3CA:17,KEAP1:17,TP63:17,PIK3R2:17,CRB1:17,AMD1:17,AKT1:16,EIF1AX:16,SOX17:16,ERBB3:15,PIK3CB:15,FOXA1:14,ESR1:14,DDR2:14,KRAS:14,SPOP:14,FGFR3:13,CCND1:13,U2AF1:13,WTAP:13,KRT15:12,TD…	KRAS:6,EGFR:2,PIK3CA:2,CHD4:2,ERBB2:2,PPP2R1A:2,ATR:1,CTNNB1:1,ERCC2:1,ERBB3:1,COL11A1:1,RBM39:1,BRAF:1,NFE2L2:1,HRAS:1,SOS1:1,MTOR:1,WT1:1,COL1A2:1,CUL1:1,SOX17:1,GNAS:1,POLQ:1	TP53:33,KMT2D:18,KMT2C:16,APC:14,FAT1:13,FBXW7:13,ARID1A:12,KMT2B:10,PTEN:10,NIPBL:10,CHD8:9,CREBBP:9,ATRX:9,USP9X:9,ARHGAP35:8,ATM:8,BCOR:8,GATA3:8,MGA:8,SETD2:8,ARID2:7,KDM6A:7,NSD1:7,ARID1B:7,PBRM1:7,BRCA2:7,AMER1:6,CDH1:6,KDM5C:6,CIC:6,NF1:6,RNF43:6,FOXA2:6,CASP8:6,MLL2:5,ASXL1:5,CDK12:5,TGFBR2:5,EP300:5,MAP3K1:5,KMT2A:5,CTCF:5,TSC1:5,CTNND1:5,JAK1:5,NCOR1:5,CHD3:5,PTCH1:5,ZFP36L2:5,HLA-A:4,E…	CHD3:27,MAP2K4:26,GPS2:26,FBXW7:25,ATM:25,LATS1:25,NCOR1:24,MLL:24,PTEN:23,BRD7:23,STK11:22,EP300:22,RNF111:22,PSIP1:21,FAT1:21,PTCH1:20,RB1:20,ZC3H13:20,EPHA2:20,B2M:19,ELL2:19,SMAD2:19,DYRK1A:19,CDKN2A:18,PIK3R1:18,NUP93:18,ARID1B:18,XPO4:18,BMPR1A:18,BAP1:18,IRF2:18,TGFBR2:18,TSC1:17,SMAD4:17,ARID1A:17,CNOT1:17,CBFB:17,ZC3H18:17,KLF5:17,NF2:17,FTSJD1:17,GATA3:17,TP53BP1:16,TCF12:16,CDH1:16,KIA…	TP53:9,APC:4,TSC1:2,KMT2C:2,MLL3:2,NF1:2,MAP2K4:2,CDH1:2,KMT2D:2,MLL2:2,ATRX:2,SMAD4:2,PTEN:2,BAP1:2,RB1:2,CASP8:1,RASA1:1,RNF111:1,YLPM1:1,PIK3R1:1,AXIN1:1,STK11:1,JAK1:1,LATS1:1,MSH2:1,TGFBR2:1,CHD8:1,BMPR2:1,KDM5C:1,NSD1:1,SMAD2:1,USP9X:1,SMARCA1:1,ARID1A:1,AJUBA:1,VHL:1,CIC:1,DYRK1A:1,TBL1XR1:1,AMER1:1,FAM123B:1,BMPR1A:1,KMT2A:1,MLL:1,TP53BP1:1,GPS2:1,MGA:1,ATM:1,CNOT1:1	22:29,13:26,18:21,15:21,4:18,14:15,9:13,21:12,11:10,16:9,10:9,2:5,3:5,17:3,6:2,5:2,19:2,1:1	20:22,7:21,8:10,5:7,2:7,3:5,19:5,12:5,9:5,13:5,21:3,10:3,22:1,16:1,17:1,15:1,6:1,4:1	17p:39,8p:36,16q:26,6q:18,5q:14,10q:13,11p:13,3p:13,1p:11,19p:10,9p:10,4q:9,9q:8,18q:8,4p:6,11q:6,2q:3,17q:3,10p:2,16p:2,6p:2,12p:2,12q:1,3q:1	8q:30,1q:30,5p:16,3q:16,7p:15,20q:13,6p:13,2p:10,16p:9,12p:8,10p:8,19q:6,17q:5,20p:4,7q:3,9q:3,18p:2,3p:1,9p:1,12q:1,19p:1,2q:1	TP53:52,17p:39,FBXW7:38,PIK3CA:38,8p:36,PTEN:35,FAT1:34,ATM:34,MAP2K4:32,EGFR:32,CHD3:32,POLQ:31,13:31,GNAS:30,ARID1A:30,22:30,8q:30,1q:30,NCOR1:29,MYC:28,GPS2:28,RAC1:27,ATR:27,EP300:27,KRAS:27,H3F3A:26,LATS1:26,16q:26,BRD7:26,CACNA1E:26,RBM39:25,PTCH1:25,APC:25,SMARCA4:25,ARID1B:25,MLL:25,RNF111:25,GATA3:25,TSC1:24,CUL1:24,STK11:24,RB1:24,EPHA2:24,CDH1:24,TGFBR2:24,BRAF:23,PIK3R1:23,HIST2H2BE:2…
>=85	PIK3CA:18,BRAF:9,CHD4:7,KRAS:6,NFE2L2:4,ERBB3:4,CTNNB1:4,SMARCA4:3,GNAS:3,CUL1:3,POLQ:3,GNAQ:2,ERBB2:2,CACNA1E:2,FOXA1:2,GNA11:2,MTOR:2,FGFR3:2,SF3B1:2,MAPK1:2,SPOP:2,EGFR:2,GRM7:2,FAT4:2,NRAS:2,KIT:2,ATR:2,PPP2R1A:2,COL3A1:1,IDH1:1,LZTR1:1,MET:1,PLCG1:1,SI:1,STAT3:1,DDR2:1,AKT1:1,MAP2K1:1,ESR1:1,IDH2:1,PCBP1:1,PTPN11:1,CDK4:1,GRIN2A:1,GTF2I:1,ACVR1:1,HRAS:1,CCND1:1,KEAP1:1,MYC:1,IL1RAPL2:1,DICER…	H3F3A:22,TP63:18,MYC:18,HIST2H2BE:17,MET:15,POLQ:15,SOX17:15,GNAS:15,CUL1:15,PLCG1:15,COL1A2:14,RAC1:14,TRRAP:14,CACNA1E:14,G6PD:14,DDR2:13,CRB1:13,RBM39:13,ATR:13,GNA13:12,PIK3CA:12,SPOP:12,ERBB2:12,PCBP1:12,BRAF:11,GTF2I:11,RAF1:11,SMARCA4:11,KRAS:11,EGFR:11,FOXA1:10,KEAP1:10,U2AF1:10,CDK4:9,LZTR1:9,PIK3R2:9,PIK3CB:9,AKT1:9,EIF1AX:9,FLT4:9,KRT15:8,RXRA:8,COL3A1:8,ERBB3:8,MYH9:8,SOS1:8,HEPH:8,GR…	ERBB2:2,MET:2,ATR:2,COL3A1:2,ERBB3:2,RHOA:1,ERBB4:1,GNAS:1,IDH1:1,MYH9:1,PIK3CA:1,SCN2A:1,SF3B1:1,TRRAP:1,RXRA:1,CRB1:1,EEF1A1:1,FGFR2:1,KRAS:1,CTNNB1:1,SOX17:1,RRAS2:1	TP53:19,KMT2C:10,PTEN:10,ARID1A:9,FAT1:9,NIPBL:9,KMT2D:8,RNF43:8,ATRX:7,AXIN2:7,APC:7,NSD1:7,ACVR2A:7,FBXW7:7,PIK3R1:7,MGA:6,ACVR1B:6,KMT2B:6,MAP3K1:6,SOX9:6,KANSL1:6,CREBBP:6,EPHA2:5,DYRK1A:5,ARID2:5,CHD3:5,CHD8:5,USP9X:5,MLL3:5,SMARCA1:5,ASXL1:5,SCAF4:5,BRCA1:4,KDM6A:4,CIC:4,KMT2A:4,PTCH1:4,AMER1:4,DDX3X:4,ZFP36L2:4,ARHGAP35:4,EP300:4,BCOR:4,CDK12:3,JAK1:3,DNMT3A:3,FUBP1:3,TCF12:3,ATF7IP:3,ATM:…	SMAD4:19,RNF111:17,RPL5:17,CBFB:16,MLL:16,NUP93:16,RB1:16,ZC3H18:16,CHD3:16,ATM:15,CNOT1:15,SMAD2:15,IRF2:15,CDH1:15,PTCH1:15,NCOR1:15,EPHA2:14,HNRPDL:14,B2M:14,CTCF:13,FTSJD1:13,NF2:13,FBXW7:13,LATS1:13,ZC3H13:13,KLF5:13,RPL22:13,FAT1:13,RTF1:13,BAP1:12,MAP2K4:12,PIK3R1:12,PTEN:12,TCF12:12,TP53BP1:12,ARHGAP35:11,ATF7IP:11,BRD7:11,EP300:11,CREBBP:11,STK11:11,BMPR1A:11,ELL2:11,RASA1:11,YLPM1:11,GP…	TP53:5,FBXW7:4,CDH1:3,FAT1:3,APC:3,MAP2K4:2,VHL:2,ACVR2A:2,ZC3H13:1,TRAF3:1,DAZAP1:1,SMAD4:1,CBFB:1,INPPL1:1,SETD2:1,DYRK1A:1,MGA:1,SCAF4:1,TP53BP1:1,PBRM1:1,TCF12:1,BRCA1:1,KMT2A:1,MLL:1,NF1:1,SIN3A:1,NF2:1,RB1:1	22:18,13:17,4:13,14:13,9:12,15:12,18:11,11:9,16:8,10:8,21:8,17:5,2:4,3:4,6:2,12:1	7:14,20:13,8:5,13:5,3:4,12:4,5:3,9:3,6:3,21:2,16:2,2:2,10:2,14:1	17p:17,8p:17,1p:13,6q:10,16q:10,5q:9,3p:9,10q:8,19p:8,11p:8,4q:8,9q:7,18q:6,11q:3,9p:3,4p:2,2q:2,18p:1,12p:1	1q:23,8q:20,5p:16,16p:11,20q:10,3q:9,10p:8,17q:5,2p:5,18p:3,19q:3,12p:3,6p:3,7q:2,7p:2,20p:1,12q:1,9p:1,4p:1,9q:1,17p:1,3p:1,19p:1,2q:1	TP53:32,PIK3CA:31,FAT1:25,FBXW7:24,1q:23,H3F3A:22,PTEN:22,13:22,CHD3:21,BRAF:20,SMAD4:20,CDH1:20,8q:20,ARID1A:20,RB1:19,GNAS:19,MYC:19,EPHA2:19,PIK3R1:19,PTCH1:19,MET:18,POLQ:18,TP63:18,ATM:18,22:18,17p:18,CUL1:18,KRAS:18,RNF111:18,HIST2H2BE:17,CBFB:17,MLL:17,ZC3H18:17,APC:17,CREBBP:17,ATR:17,IRF2:17,8p:17,RPL5:17,NCOR1:17,SOX17:16,ERBB2:16,NUP93:16,ZC3H13:16,5p:16,SMAD2:16,PLCG1:16,TCF12:16,CACN…
