## Additional file 1 for "Novel Driver Strength Index highlights important cancer genes in TCGA PanCanAtlas patients": 2021_8_16_20_32_distribution_age_genes.tsv

Age group	SNA-based oncogenic events	CNA-based oncogenic events	Mixed oncogenic events	SNA-based tumor suppressor events	CNA-based tumor suppressor events	Mixed tumor suppressor events	Driver chromosome losses	Driver chromosome gains	Driver arm losses	Driver arm gains	Driver events of all classes
<25	IDH1:21,BRAF:15,NRAS:4,GNAS:3,KIT:3,CTNNB1:2,SPOP:2,SMARCA4:2,IL1RAPL2:1,CRB1:1,PIK3CA:1,PTPN11:1,IDH2:1,SI:1,KEAP1:1,POLQ:1,ATR:1,CACNA1E:1,KRT15:1,MYH2:1,RXRA:1,GNAQ:1,COL3A1:1,AKT1:1,FGFR2:1,GNA11:1,SF3B1:1	CHD4:26,CDK4:22,SOX17:21,U2AF1:21,TRRAP:20,KRAS:20,CUL1:19,GTF2I:17,CACNA1E:14,TDG:13,BRAF:13,PIK3R2:12,PLCG1:12,POLQ:12,H3F3A:12,COL1A2:11,ERCC2:10,PTPN11:10,FLT4:10,SCN2A:10,SF3B1:10,KEAP1:9,PPP2R1A:9,EEF1A1:9,NRAS:9,PPP6C:9,RAC1:9,PCBP1:9,KAT8:8,MAP2K2:8,RXRA:8,IDH1:8,EGFR:8,MYC:8,CRB1:8,MAPK1:8,MTOR:8,DICER1:7,EIF1AX:7,G6PD:7,GNA11:7,HEPH:7,SLC27A5:7,GNAS:7,PIK3CB:7,RBM39:7,TP63:7,DDR2:7,WTAP…	RET:1,GNAS:1,ATR:1,DICER1:1,H3F3A:1,EGFR:1,SOS1:1	TP53:18,ATRX:16,CIC:4,FAT1:3,KMT2D:3,APC:2,CHEK2:2,NAA15:2,KMT2C:2,KMT2A:1,KMT2B:1,MLL4:1,ZC3H13:1,JAK1:1,PSIP1:1,PGR:1,B2M:1,CHD3:1,PIK3R1:1,NIPBL:1,IRF6:1,ARID1A:1,AMER1:1,FAM123B:1,ARHGAP35:1,ARID1B:1,BCOR:1,NSD1:1,RB1:1,RNF111:1,MLL3:1,CASP8:1,NF1:1,DDX3X:1,NOTCH1:1,ATM:1,DNMT3A:1	IRF2:28,EPHA2:21,KLF6:19,RB1:19,FAT1:18,KLF5:18,CTNND1:18,TGFBR2:16,PGR:15,ELL2:15,RPL5:14,NCOR1:14,INPPL1:13,MLL:13,THRAP3:13,SMAD2:13,PIK3R1:13,PTEN:13,RPL22:12,CHD3:12,ARHGAP35:12,EP300:11,NAA15:11,WAC:11,ATM:11,MAP2K4:11,ARID1A:11,SMAD4:11,CDKN2A:11,FTSJD1:11,BRCA2:10,ELF3:10,FUBP1:10,JAK1:10,MYCL1:10,BAX:10,CIC:10,MLL3:9,PBRM1:9,ZNF750:9,TBL1XR1:9,APC:9,CDH1:9,IRF6:8,CHEK2:8,NF2:8,TP53:8,ZC3…	TP53:4,ATRX:2,IRF2:2,CHD3:1,RB1:1,KMT2C:1,MLL3:1,NF1:1,AXIN1:1,BRD7:1,TSC1:1,CTNND1:1	13:23,18:21,11:20,4:17,22:13,10:13,5:11,19:10,16:9,3:7,6:6,15:5,17:5,1:5,9:5,2:4,21:4,14:1	21:17,8:14,7:12,12:11,19:7,16:6,20:6,5:5,14:4,6:2,4:1,9:1,18:1,22:1,2:1,1:1,17:1	1p:16,17p:11,9p:7,4q:7,19q:7,3p:6,3q:5,8p:5,18q:4,10p:4,16q:4,11q:3,5q:3,11p:3,5p:3,9q:3,20p:3,6q:2,10q:2,1q:1,2p:1,6p:1,18p:1,16p:1,4p:1	12p:16,8q:9,1q:8,7p:7,5p:4,6p:4,2p:4,17q:3,19q:2,9q:2,3q:2,12q:1,4p:1,16q:1,5q:1,10p:1,4q:1,11p:1,17p:1,7q:1,8p:1	IRF2:30,TP53:30,IDH1:29,BRAF:28,CHD4:26,13:23,CDK4:22,18:22,ATRX:22,21:21,SOX17:21,FAT1:21,RB1:21,U2AF1:21,EPHA2:21,TRRAP:20,KRAS:20,11:20,CUL1:19,KLF6:19,CTNND1:19,KLF5:18,4:18,GTF2I:17,19:17,5:16,PGR:16,TGFBR2:16,1p:16,12p:16,16:15,CACNA1E:15,ELL2:15,RPL5:14,22:14,8:14,NCOR1:14,CHD3:14,PIK3R1:14,CIC:14,NRAS:13,POLQ:13,NAA15:13,TDG:13,H3F3A:13,INPPL1:13,MLL:13,THRAP3:13,SMAD2:13,PTEN:13,10:13,AR…
25-29	IDH1:36,BRAF:15,PIK3CA:5,IDH2:4,HRAS:4,KIT:2,NRAS:2,CTNNB1:1,ATR:1,EIF1AX:1,CDK4:1,ERBB4:1,MTOR:1,SPOP:1,FOXA1:1,SMARCA4:1,KRAS:1,SI:1,MYH9:1,HEPH:1	CHD4:29,TRRAP:23,SOX17:22,KRAS:22,U2AF1:19,CDK4:18,GTF2I:18,BRAF:17,PIK3R2:16,KEAP1:15,MYC:15,TP63:14,PLCG1:13,PPP2R1A:13,GNA11:13,CUL1:13,GNA13:13,EGFR:13,RBM39:12,PTPN11:12,GNAS:11,MAP2K2:11,H3F3A:11,RAC1:11,MTOR:11,MAPK1:11,HIST2H2BE:10,PIK3CA:10,TDG:10,COL1A2:10,POLQ:10,SMARCA4:10,SLC27A5:9,GNAQ:9,RAF1:9,RXRA:9,CRB1:9,SOS1:9,SMAD3:9,DICER1:9,SCN2A:9,ERCC2:8,PPP6C:8,HRAS:8,KRT15:8,NRAS:8,MAP2K…	KRAS:3,SCN2A:1,DDR2:1,POLQ:1,PIK3CA:1,EPAS1:1,KIT:1	TP53:35,ATRX:23,CIC:9,KMT2D:6,KMT2C:3,NOTCH1:3,PGR:2,GATA3:2,PIK3R1:2,SIN3A:2,FBXW7:2,FAT1:2,NF1:2,RNF43:2,TCF12:2,NIPBL:2,CASP8:2,SCAF4:1,CDKN2A:1,DDX3X:1,KANSL1:1,MGA:1,SETD2:1,TSC1:1,APC:1,RTF1:1,NSD1:1,HLA-B:1,RASA1:1,EP300:1,B2M:1,ASXL1:1,CHD3:1,EPHA2:1,NCOR1:1,TBL1XR1:1,CDK12:1,BCOR:1,STAG2:1,BRCA2:1,DNMT3A:1,KLF6:1,ARID1A:1,CTCF:1,PTEN:1,KMT2A:1,ZFP36L2:1	KLF5:32,IRF2:29,RB1:25,PIK3R1:25,CHEK2:22,SMAD4:21,CDKN2A:21,EPHA2:20,RPL5:19,ARID1B:19,CTNND1:18,TGFBR2:18,FAT1:18,EP300:17,MAX:17,THRAP3:17,MLL:17,RPL22:16,LATS1:16,PTEN:16,BAX:16,ATXN3:15,B2M:15,BRCA2:15,KLF6:15,PTMA:15,PBRM1:15,CUL3:15,PGR:15,CHD3:14,FUBP1:14,ATRX:14,ATM:14,BCOR:14,ZC3H13:13,ELL2:13,INPPL1:13,TRAF3:12,ARID1A:12,FTSJD1:12,RASA1:12,SMARCA1:12,VHL:12,SETD2:12,JAK1:11,MYCL1:11,SC…	ATRX:5,KMT2C:2,MLL3:2,CASP8:2,ATM:1,PTEN:1,TGFBR2:1,CREBBP:1,NSD1:1,BMPR1A:1,PBRM1:1,BRCA1:1,STK11:1,BRD7:1,B2M:1,NF2:1,TP53:1,ARID1A:1,BCOR:1,PGR:1	13:24,18:19,4:16,11:15,22:14,5:14,10:11,9:6,21:6,15:4,6:4,16:4,1:3,2:3,14:3,17:2,19:2,3:2	21:16,7:14,8:14,12:11,20:9,5:4,14:4,17:3,2:2,4:2,16:2,18:2,11:2,15:2,19:1,3:1,9:1,22:1	6q:18,1p:17,17p:15,3p:13,19q:12,8p:10,4q:9,9p:8,5q:8,11q:7,11p:7,18q:6,10p:6,19p:5,3q:4,16q:4,10q:3,20p:3,4p:2,5p:2,9q:2,2p:1	12p:16,1q:15,2p:7,7p:6,19q:5,5p:5,8q:5,17q:4,20q:4,17p:4,8p:4,3q:3,20p:3,19p:2,16p:2,6p:2,18p:2,12q:1,11q:1,9q:1	TP53:45,IDH1:42,ATRX:42,KLF5:32,BRAF:32,CHD4:29,IRF2:29,PIK3R1:27,KRAS:26,RB1:25,13:24,TRRAP:23,SOX17:22,CHEK2:22,21:22,CDKN2A:22,SMAD4:21,18:21,EPHA2:21,FAT1:20,CDK4:19,RPL5:19,ARID1B:19,TGFBR2:19,17p:19,U2AF1:19,EP300:18,5:18,CTNND1:18,PGR:18,PTEN:18,4:18,6q:18,CIC:18,GTF2I:18,MAX:17,B2M:17,THRAP3:17,1p:17,MLL:17,11:17,19q:17,PIK3R2:16,RPL22:16,12p:16,BRCA2:16,KLF6:16,LATS1:16,PIK3CA:16,PBRM1:1…
30-34	IDH1:65,BRAF:28,PIK3CA:14,CTNNB1:8,KIT:7,NRAS:7,SF3B1:5,SMARCA4:5,CHD4:4,POLQ:4,CRB1:3,KRAS:3,SOS1:3,H3F3A:3,SPOP:3,KDR:2,CUL1:2,MTOR:2,ERBB3:2,CACNA1E:2,MAP2K1:2,IDH2:2,PTPN11:2,ATR:2,PCBP1:2,DICER1:2,EGFR:2,AKT1:2,GNAS:2,EPAS1:1,HIST2H2BE:1,GTF2I:1,EEF1A1:1,PIK3CB:1,PLCG1:1,GNA11:1,KAT8:1,TP63:1,MYH2:1,COL1A2:1,IL1RAPL2:1,FLT4:1,MAPK1:1,RET:1,COL3A1:1,FAT4:1,RBM39:1,EIF1AX:1,HRAS:1,FOXA1:1,KEAP…	KRAS:41,CHD4:39,CDK4:35,PIK3R2:34,TRRAP:33,CUL1:32,GTF2I:32,CACNA1E:32,H3F3A:28,PLCG1:27,SOX17:26,U2AF1:25,RAF1:23,KEAP1:22,GNAS:22,CRB1:22,GNA11:22,RAC1:22,DDR2:21,EIF1AX:21,POLQ:21,TP63:21,MAPK1:20,EGFR:20,ERCC2:19,TDG:19,GNA13:19,HEPH:18,PTPN11:18,SMARCA4:17,MYC:17,SPOP:17,BRAF:17,MAP2K2:16,G6PD:15,ATR:15,ERBB2:15,COL1A2:15,PPP2R1A:14,SLC27A5:14,IDH1:14,SF3B1:14,RBM39:14,HIST2H2BE:14,SOS1:14,P…	POLQ:3,PIK3CA:2,BRAF:2,KRAS:2,PIK3R2:1,SLC27A5:1,FGFR2:1,ERBB2:1,EGFR:1,EIF1AX:1,CHD4:1,MTOR:1,KIT:1,SOX17:1	TP53:56,ATRX:38,KMT2C:12,CIC:12,NIPBL:11,NF1:10,ARID1A:9,NOTCH1:9,APC:7,EP300:7,KMT2D:6,NSD1:6,KMT2A:6,PTMA:6,RB1:6,ATM:6,AMER1:5,KMT2B:5,SCAF4:4,KDM6A:4,GATA3:4,BRCA2:4,FBXW7:4,CHD8:4,MGA:4,ZC3H13:4,CTCF:4,MLL3:4,PTEN:4,MAP3K1:3,MAP2K4:3,TBL1XR1:3,CREBBP:3,ACVR2A:3,RBM10:3,SIN3A:3,TSC1:3,ARHGAP35:3,FAT1:3,NCOR1:3,SMAD4:3,BRCA1:3,KANSL1:3,PIK3R1:3,ARID2:3,PPM1D:3,ASXL1:3,AXIN1:3,CTNND1:3,DYRK1A:3…	KLF5:55,IRF2:44,BAX:42,EPHA2:39,FAT1:37,RB1:36,CDKN2A:32,BRCA2:30,SMAD4:30,THRAP3:29,NAA15:28,B2M:27,FUBP1:27,MLL:27,PTEN:27,ARID1B:26,RPL5:26,PIK3R1:25,ARID1A:24,TRAF3:24,CTNND1:24,RPL22:23,ELL2:23,MLL4:23,EP300:22,ATM:22,SMARCA1:22,CHD3:21,JAK1:21,TGFBR2:21,ZC3H13:21,CHEK2:21,PTMA:21,PGR:21,KLF6:21,ATXN3:20,LATS1:20,XPO4:20,CBWD3:20,CDH1:19,PBRM1:19,BCOR:19,NF2:18,SMAD2:18,GATA3:18,PSIP1:17,RNF…	BAP1:5,CIC:5,TP53:4,RB1:3,ATRX:2,PTEN:2,FUBP1:2,KMT2A:1,MLL:1,BMPR2:1,KMT2C:1,MLL3:1,BCOR:1,KMT2B:1,MLL4:1,FBXW7:1,SETD2:1,PGR:1,NSD1:1,ARID1A:1,BRD7:1,CMTR2:1,FTSJD1:1,MAP2K4:1,CTNND1:1	13:36,18:30,22:24,10:21,11:19,4:17,5:16,9:13,14:9,15:8,21:8,2:7,6:7,17:7,16:5,1:4,3:3,19:3	7:28,8:19,20:19,21:19,12:16,19:10,5:7,17:6,14:5,16:3,1:3,15:3,4:2,3:1,2:1,22:1,11:1,6:1,9:1,10:1	1p:34,19q:25,6q:23,17p:21,9p:19,4q:17,11p:15,8p:15,16q:12,3p:11,11q:9,5q:9,18q:9,19p:7,10q:7,4p:6,10p:5,20p:5,9q:3,2q:2,12p:2,3q:1,6p:1,18p:1,5p:1,16p:1	1q:27,12p:27,8q:17,5p:12,7p:11,17q:10,20q:9,3q:9,2p:9,9q:6,10p:5,11q:5,16p:4,7q:4,8p:4,19q:3,12q:2,4p:2,6p:2,3p:2,19p:1,17p:1	IDH1:79,TP53:72,KLF5:55,ATRX:55,BRAF:47,KRAS:46,RB1:45,IRF2:44,CHD4:44,BAX:42,EPHA2:40,FAT1:40,13:36,CDK4:35,PIK3R2:35,CUL1:34,ARID1A:34,BRCA2:34,1p:34,CACNA1E:34,SMAD4:33,GTF2I:33,CDKN2A:33,PTEN:33,TRRAP:33,THRAP3:31,H3F3A:31,18:30,FUBP1:30,B2M:29,EP300:29,PIK3CA:29,12p:29,ARID1B:28,NAA15:28,PLCG1:28,CTNND1:28,MLL:28,7:28,POLQ:28,ATM:28,PIK3R1:28,19q:28,SOX17:27,PTMA:27,RPL5:27,21:27,1q:27,TRAF3…
35-39	IDH1:67,BRAF:34,PIK3CA:21,CTNNB1:7,NRAS:7,SMARCA4:6,GNAQ:5,EPAS1:5,HRAS:4,SI:4,KRAS:4,ERBB3:4,GTF2I:3,CHD4:3,MAPK1:3,FGFR2:3,GNAS:3,EGFR:3,GNA11:3,IDH2:3,U2AF1:2,SOS1:2,GRM7:2,EIF1AX:2,KIT:2,MET:2,PIK3R2:2,PTPN11:2,SF3B1:2,SPOP:2,RET:2,MYC:2,SMAD3:1,HEPH:1,MAP2K1:1,RHOA:1,RBM39:1,SLC27A5:1,TRRAP:1,AKT1:1,CDK4:1,COL1A2:1,COL3A1:1,DICER1:1,EEF1A1:1,FGFR3:1,H3F3A:1,KAT8:1,MTOR:1,WT1:1,POLQ:1,TP63:1,…	CUL1:42,MYC:42,TRRAP:39,PIK3R2:38,GTF2I:38,H3F3A:36,CHD4:35,KEAP1:33,DDR2:32,SOX17:30,TP63:30,RAC1:29,CDK4:28,KRAS:28,GNAS:27,POLQ:27,EGFR:26,SMARCA4:26,MAPK1:26,G6PD:25,HEPH:25,BRAF:25,CRB1:25,KAT8:24,EIF1AX:24,ATR:24,GNA11:24,PIK3CA:24,ERBB2:24,MET:23,RBM39:22,CACNA1E:22,PPP6C:21,PLCG1:21,GNA13:21,PIK3CB:21,ERCC2:20,DICER1:20,GRIN2A:20,U2AF1:20,CCND1:20,HIST2H2BE:20,FLT4:19,MAP2K2:19,SLC27A5:19…	PIK3CA:9,TRRAP:3,TP63:2,BRAF:2,KRAS:2,CTNNB1:1,ATR:1,ERBB2:1,POLQ:1,MYC:1,TDG:1,IDH1:1,CCND1:1,COL11A1:1,CRB1:1,RAC1:1,SF1:1,SMARCA4:1,ERCC2:1,MYH9:1,ESR1:1	TP53:57,ATRX:34,NOTCH1:13,CIC:13,ARID1A:9,KMT2D:9,PTEN:8,FAT1:8,NCOR1:7,KMT2C:7,NIPBL:7,PIK3R1:7,AMER1:7,ATM:7,SETD2:7,EP300:6,BRCA2:6,MAP3K1:6,FBXW7:6,APC:6,RASA1:6,NF1:5,ARHGAP35:5,KMT2B:5,ZC3H13:5,RB1:5,BRCA1:5,NSD1:5,GATA3:4,TSC1:4,KMT2A:4,PBRM1:4,SMARCA1:4,CDK12:4,DNMT3A:4,CASP8:4,CDKN2A:4,CDH1:4,MGA:4,CHD8:4,ATF7IP:3,ACVR1B:3,BCOR:3,BRD7:3,CUL3:3,PSIP1:3,STAG2:3,ASXL1:3,HLA-B:3,ACVR2A:3,EPH…	EPHA2:66,KLF5:66,BAX:52,RPL22:49,RB1:48,RPL5:48,THRAP3:43,IRF2:42,FAT1:42,BRCA2:39,CDKN2A:39,ARID1A:38,CHEK2:37,ZC3H13:37,CHD3:37,NAA15:36,SMAD4:34,EP300:33,NF2:33,MAP2K4:32,FTSJD1:32,FUBP1:31,MLL:31,ATXN3:30,TRAF3:29,MLL4:29,XPO4:28,GPS2:28,MYCL1:27,PBRM1:27,SMAD2:27,PTCH1:27,JAK1:26,ATM:26,PTEN:26,TTK:26,LATS1:26,KLF6:25,ARID1B:25,B2M:25,ELL2:25,FBXW7:25,NCOR1:24,CDH1:24,KDM6A:24,PIK3R1:24,MAX:…	TP53:13,FUBP1:8,ATRX:5,CIC:4,ARID1A:3,KMT2C:3,MLL3:3,NF2:2,CHEK2:2,ARID1B:2,STAG2:2,USP9X:2,RB1:2,PTEN:2,AXIN1:2,CBFB:1,GPS2:1,NCOR1:1,PTCH1:1,FOXA2:1,YLPM1:1,FBXW7:1,TGFBR2:1,PBRM1:1,VHL:1,ARID2:1,AJUBA:1,NF1:1,GATA3:1	13:41,22:39,4:25,18:24,10:20,11:19,14:19,15:16,21:15,2:13,9:12,17:11,1:10,6:9,3:8,5:6,16:4,19:1,8:1	7:32,8:21,20:21,12:19,5:15,21:14,16:11,19:10,14:8,17:6,1:5,2:5,4:4,13:3,6:3,3:2,22:2,15:2,9:1,10:1	1p:42,17p:37,8p:37,16q:30,19q:29,6q:26,4q:26,3p:23,5q:21,9p:19,11q:17,19p:11,11p:11,4p:10,10q:9,18q:9,9q:6,2q:6,10p:6,6p:5,20p:4,18p:3,16p:3,17q:3,7p:2,3q:2,2p:2,5p:2,12q:1	1q:39,8q:28,5p:21,3q:19,12p:15,7p:12,6p:11,16p:10,7q:10,10p:9,19q:9,17q:7,20q:7,20p:6,9q:4,19p:4,2p:3,11q:3,18p:2,3p:2,4p:2,8p:2,9p:1,17p:1,12q:1,18q:1	TP53:90,IDH1:79,EPHA2:69,KLF5:66,BRAF:61,ATRX:61,RB1:55,PIK3CA:54,BAX:52,RPL22:51,ARID1A:50,RPL5:50,FAT1:50,BRCA2:45,THRAP3:45,MYC:45,13:44,IRF2:44,CUL1:43,CDKN2A:43,TRRAP:43,ZC3H13:42,1p:42,CHEK2:41,22:41,GTF2I:41,PIK3R2:40,EP300:39,FUBP1:39,CHD3:39,1q:39,8p:39,NF2:38,CHD4:38,17p:38,19q:38,H3F3A:37,PTEN:36,NAA15:36,SMAD4:35,KRAS:34,MAP2K4:34,KEAP1:33,ATM:33,SMARCA4:33,TP63:33,MLL:32,NCOR1:32,PBR…
40-44	IDH1:53,BRAF:26,PIK3CA:24,KRAS:13,SF3B1:8,SMARCA4:7,SI:7,NFE2L2:5,ATR:4,POLQ:4,KEAP1:4,GNAS:4,HRAS:4,MTOR:4,GRM7:4,NRAS:4,FAT4:3,EEF1A1:3,ERBB2:3,CUL1:3,KIT:3,MYC:3,CTNNB1:3,EPAS1:3,ERBB4:3,IDH2:3,GNAQ:3,EGFR:2,FGFR3:2,ERBB3:2,CACNA1E:2,AKT1:2,FGFR2:2,CHD4:2,MAP2K1:2,SCN2A:2,PTPN11:2,MAPK1:2,CRB1:2,HEPH:2,SF1:1,COL11A1:1,U2AF1:1,TRRAP:1,CDK4:1,IL1RAPL2:1,SOX17:1,STAT3:1,GNA13:1,DDR2:1,COL1A2:1,KR…	H3F3A:75,MYC:67,RAC1:59,POLQ:56,TP63:56,HIST2H2BE:52,TRRAP:52,CRB1:50,GNAS:50,GTF2I:50,CUL1:49,ATR:46,EGFR:46,CDK4:43,PIK3CA:42,RBM39:42,COL1A2:42,KAT8:41,DDR2:40,CACNA1E:40,GRIN2A:40,PLCG1:39,MET:39,KRAS:38,ERCC2:37,KEAP1:36,GNA13:36,IDH2:36,BRAF:35,PIK3CB:35,ERBB3:34,ERBB2:33,GNA11:33,TDG:32,SOX17:32,SLC27A5:32,CHD4:31,G6PD:31,PCBP1:31,FOXA1:31,PTPN11:30,MAP2K2:30,SMARCA4:30,MAP2K1:30,PIK3R2:29…	PIK3CA:9,KRAS:7,EGFR:3,MET:3,CRB1:2,COL3A1:2,CACNA1E:2,COL11A1:2,HRAS:2,PTPN11:1,RHOB:1,DDR2:1,AKT1:1,EEF1A1:1,SMARCA4:1,ATR:1,NFE2L2:1,EPAS1:1,GRIN2A:1,MAP2K2:1,POLQ:1,ERBB3:1,KIT:1,ERBB2:1,PLCG1:1,TRRAP:1,IDH1:1,FAT4:1,DICER1:1,WT1:1,GNAQ:1	TP53:72,ATRX:29,KMT2C:16,KMT2D:14,ARID1A:14,APC:14,GATA3:10,ATM:9,USP9X:9,PTEN:9,CHD8:9,EP300:9,CIC:9,BCOR:8,CTCF:8,NOTCH1:8,FAT1:8,MGA:8,KMT2A:7,FBXW7:7,MAP3K1:7,ARHGAP35:7,AMER1:7,SMARCA1:6,NF1:6,SIN3A:6,NSD1:6,RNF43:6,STAG2:5,CASP8:5,CMTR2:5,BRCA1:5,BRCA2:5,NIPBL:5,DDX3X:5,RNF111:5,RASA1:5,SCAF4:5,RB1:4,FUBP1:4,CTNND1:4,TTK:4,NCOR1:4,JAK1:4,KANSL1:4,PGR:4,PIK3R1:4,PTCH1:4,KMT2B:4,KDM5C:4,ARID2…	EPHA2:65,LATS1:56,KLF5:53,ARID1A:52,ARID1B:52,RB1:51,SMAD4:51,TGFBR2:50,PTEN:50,RPL22:49,EP300:48,ZC3H13:48,ATXN3:47,IRF2:47,BAX:47,ATM:46,MLL:46,MAP2K4:46,FAT1:45,ZC3H18:45,CHEK2:43,NCOR1:42,THRAP3:42,BRCA2:41,CHD3:40,RPL5:40,PTCH1:40,TTK:39,NF2:38,CDKN2A:38,SMAD2:38,GATA3:38,KRT222:37,XPO4:37,BAP1:37,VHL:36,MYCL1:36,PIK3R1:36,BMPR1A:36,TRAF3:35,ATRX:35,KDM6A:35,NUP93:35,KLF6:35,PBRM1:34,NAA15:3…	TP53:19,PTEN:6,CIC:5,FUBP1:5,KMT2C:4,MLL3:4,NCOR1:4,ATRX:4,CDH1:3,SMAD4:3,AXIN1:3,NF1:2,GPS2:2,ARID1A:2,MGA:2,STK11:2,FAT1:2,RB1:2,NF2:2,BRD7:2,APC:2,ARID2:2,FBXW7:2,VHL:2,THRAP3:2,PGR:1,TTK:1,CCAR1:1,BAP1:1,ATM:1,TSC1:1,B2M:1,KMT2D:1,MLL2:1,CASP8:1,TBX3:1,AJUBA:1,SMAD2:1,PSIP1:1,NSD1:1,HSP90AB1:1,PBRM1:1,DNMT3A:1,PIK3R1:1,LATS1:1,IRF6:1,CHEK2:1	13:53,22:49,10:40,14:38,18:33,4:33,21:33,15:20,9:20,11:18,17:16,6:15,2:13,1:13,3:9,5:6,16:6,19:4,12:1	7:51,20:41,8:31,12:21,16:20,17:15,13:12,2:11,19:10,5:10,21:8,3:4,15:4,9:3,14:3,11:3,1:2,6:2,22:2,4:1,18:1,10:1	17p:60,8p:57,6q:47,16q:43,3p:43,1p:38,5q:31,9p:27,19p:26,11q:22,10q:21,4q:21,18q:20,11p:19,19q:17,4p:11,2q:8,9q:7,10p:6,18p:3,6p:3,3q:3,7p:3,2p:2,20p:2,17q:1,12p:1,12q:1	1q:71,8q:48,5p:37,3q:37,16p:26,6p:24,20q:21,12p:18,19q:17,7p:16,17q:13,2p:12,10p:8,11q:8,7q:7,20p:7,19p:6,12q:3,18p:3,9q:3,4p:2,4q:1,9p:1,8p:1,3p:1,5q:1,17p:1	TP53:120,PIK3CA:75,H3F3A:75,1q:71,IDH1:70,MYC:70,ATRX:68,ARID1A:68,EPHA2:66,13:65,PTEN:65,BRAF:61,17p:61,POLQ:61,RAC1:59,KRAS:58,8p:58,EP300:57,RB1:57,LATS1:57,ATM:56,SMAD4:56,TP63:56,KLF5:55,FAT1:55,ARID1B:55,CRB1:54,GNAS:54,TRRAP:54,CUL1:52,HIST2H2BE:52,ATR:51,RPL22:51,TGFBR2:51,ZC3H13:51,22:51,EGFR:51,7:51,GTF2I:50,NCOR1:50,IRF2:49,MLL:48,8q:48,GATA3:48,ATXN3:47,6q:47,BAX:47,BRCA2:46,THRAP3:46…
45-49	PIK3CA:48,IDH1:33,BRAF:30,KRAS:18,CTNNB1:17,CHD4:14,ERBB3:12,KIT:12,SF3B1:10,MTOR:9,NFE2L2:9,AKT1:8,POLQ:8,SOS1:8,ATR:8,SMARCA4:8,SI:7,GNAS:7,SOX17:7,ERBB2:6,EPAS1:6,KEAP1:6,MYH2:6,PPP2R1A:6,IDH2:6,FGFR3:6,EGFR:6,NRAS:6,HRAS:5,GNA11:5,COL3A1:5,FOXA1:4,COL11A1:4,FGFR2:4,COL1A2:3,ERBB4:3,CRB1:3,TRRAP:3,H3F3A:3,PCBP1:3,EEF1A1:3,SCN2A:3,WT1:3,SPOP:3,SF1:3,CDK4:2,IL1RAPL2:2,PLCG1:2,MET:2,GRIN2A:2,HEPH…	MYC:105,TP63:92,H3F3A:90,TRRAP:89,POLQ:87,ATR:86,EGFR:85,PIK3CA:83,GTF2I:82,GNA13:82,MET:81,CUL1:77,CRB1:76,RAC1:76,DDR2:75,COL1A2:75,RBM39:72,HIST2H2BE:70,BRAF:70,PIK3R2:68,PLCG1:68,CCND1:68,GNAS:65,ERBB2:64,KRT15:60,CACNA1E:57,KRAS:55,CDK4:54,KEAP1:54,G6PD:54,TDG:53,GRIN2A:52,PIK3CB:52,GNA11:50,SPOP:48,MAPK1:47,KAT8:45,SLC27A5:45,RXRA:45,SOX17:44,ERBB3:44,CHD4:43,SMARCA4:43,FLT4:42,PTPN11:42,ST…	PIK3CA:12,EGFR:9,KRAS:4,COL1A2:4,BRAF:3,TRRAP:3,NFE2L2:3,SCN2A:2,SOS1:2,ERBB3:2,POLQ:2,CACNA1E:2,ERCC2:2,GNAS:2,COL11A1:2,CRB1:2,LZTR1:1,ERBB2:1,DDR2:1,MYC:1,SPOP:1,GRIN2A:1,AKT1:1,DICER1:1,CUL1:1,HRAS:1,MET:1,EPAS1:1,SMARCA4:1,PPP2R1A:1,IDH2:1,COL3A1:1,PCBP1:1,RET:1,ERBB4:1,KDR:1,SF3B1:1,AMD1:1,MYH9:1,KIT:1	TP53:94,KMT2C:34,KMT2D:26,ATRX:24,APC:24,ARID1A:23,FAT1:23,FBXW7:22,CREBBP:21,PTEN:21,NF1:19,NOTCH1:19,ATM:16,GATA3:15,MGA:14,ATF7IP:14,CIC:14,NCOR1:13,BRCA2:12,MLL3:12,CDK12:12,SETD2:12,NSD1:12,NIPBL:11,EP300:11,STAG2:11,MAP3K1:11,PIK3R1:11,CHD3:11,USP9X:11,ARID2:11,KMT2A:11,SIN3A:11,CHD8:10,CDH1:10,TCF12:10,ZC3H13:9,KDM6A:9,CTCF:9,SCAF4:9,CASP8:9,KANSL1:9,RASA1:9,SMARCA1:9,TSC1:8,CDKN2A:8,TGFBR…	KLF5:95,RB1:92,CHD3:90,ZC3H13:89,EPHA2:87,MAP2K4:86,ZC3H18:83,SMAD4:78,ATXN3:76,GPS2:75,RPL22:71,EP300:70,BAP1:70,NCOR1:69,RPL5:68,XPO4:68,NF2:68,CDKN2A:65,PTEN:65,BRD7:65,PIK3R1:63,PSIP1:62,BMPR1A:62,NUP93:61,VHL:60,STK11:60,BRCA2:59,CHD8:59,TGFBR2:59,ATM:59,MAX:59,GATA3:59,LATS1:58,PBRM1:58,IRF2:58,CBFB:58,SETD2:57,KDM6A:56,BCOR:56,BAX:56,ARID1B:55,PGR:55,CNOT1:55,SMAD2:54,TRAF3:54,THRAP3:53,YL…	TP53:39,PTEN:13,VHL:9,RB1:8,FUBP1:8,PBRM1:7,ATM:6,SMAD4:6,APC:6,NSD1:5,NF1:4,MAP2K4:4,FBXW7:4,CDH1:4,BAP1:4,ARHGAP35:3,CBFB:3,NF2:3,KMT2A:3,MLL:3,KMT2C:3,MLL3:3,RASA1:3,LATS1:3,SETD2:3,CIC:3,KDM6A:2,BRCA2:2,EPHA2:2,RNF111:2,STK11:2,BMPR2:2,TSC1:2,ARID1A:2,AXIN1:2,FAT1:2,ATRX:2,JAK1:1,THRAP3:1,USP9X:1,BRCA1:1,ACVR1B:1,KDM5C:1,INPPL1:1,EP300:1,FOXA2:1,HNRNPDL:1,HNRPDL:1,CREBBP:1,TGFBR2:1,CTCF:1,CHD…	13:86,22:82,14:66,15:57,10:54,18:45,4:45,21:44,9:33,11:27,3:15,1:14,2:14,17:14,16:13,6:10,19:9,5:6,8:1	7:88,20:80,12:38,8:32,5:29,16:20,13:19,19:17,21:15,2:15,1:14,17:14,14:11,3:8,22:5,4:4,11:4,15:4,9:3,6:3,18:2	17p:110,8p:101,16q:81,3p:81,1p:72,5q:69,6q:64,9p:42,18q:38,4q:35,4p:33,10q:30,19p:25,11q:24,19q:23,11p:17,2q:12,18p:8,10p:8,6p:8,9q:6,7p:5,2p:4,3q:4,16p:2,12p:2,12q:1	1q:95,8q:83,5p:69,3q:62,16p:46,20q:37,17q:35,12p:33,6p:30,7p:26,10p:21,7q:17,19q:15,2p:12,18p:10,9q:6,11q:6,20p:5,12q:5,19p:5,2q:4,5q:3,4p:3,9p:2,8p:2,18q:1,1p:1,4q:1,16q:1,3p:1	TP53:164,PIK3CA:143,17p:110,RB1:108,MYC:106,13:105,BRAF:103,8p:103,CHD3:102,EGFR:100,PTEN:99,ZC3H13:98,KLF5:97,POLQ:97,TRRAP:95,1q:95,ATR:94,TP63:94,MAP2K4:93,H3F3A:93,EPHA2:92,SMAD4:89,7:88,22:87,ZC3H18:85,GTF2I:84,MET:84,NCOR1:83,GNA13:83,APC:83,8q:83,EP300:82,COL1A2:82,16q:82,3p:82,CRB1:81,ATM:81,BAP1:81,CUL1:80,ATXN3:80,20:80,DDR2:77,ARID1A:77,RAC1:77,KRAS:77,GPS2:77,14:77,RPL22:75,FAT1:75,GN…
50-54	PIK3CA:72,BRAF:41,IDH1:37,KRAS:29,CTNNB1:25,SMARCA4:24,SF3B1:15,ATR:15,CHD4:15,GRM7:15,KEAP1:13,EGFR:13,GNAS:13,POLQ:12,ERBB3:12,NRAS:12,MTOR:12,PPP2R1A:11,FGFR2:10,CACNA1E:10,CUL1:10,SPOP:9,GNAQ:9,SOS1:9,NFE2L2:9,FAT4:8,ERBB2:8,SI:8,EEF1A1:7,MYH2:7,FGFR3:6,DICER1:6,TRRAP:6,PIK3R2:6,AKT1:6,COL11A1:6,KIT:6,CRB1:6,EPAS1:6,SCN2A:5,SMAD3:5,IDH2:5,MAP2K1:5,PCBP1:5,GNA11:5,U2AF1:4,COL3A1:4,HRAS:4,ERBB4…	MYC:158,MET:129,RAC1:124,TRRAP:123,EGFR:119,H3F3A:115,GTF2I:114,TP63:113,ATR:112,PLCG1:111,COL1A2:111,GNAS:110,DDR2:104,CUL1:103,POLQ:103,BRAF:102,PIK3CA:99,RBM39:93,CRB1:93,CCND1:92,HIST2H2BE:90,PIK3CB:90,CACNA1E:87,GNA13:86,ERBB2:86,PIK3R2:83,KRAS:79,CDK4:78,G6PD:75,ERBB3:75,KEAP1:74,SLC27A5:73,GRIN2A:72,ERCC2:71,FOXA1:70,KRT15:69,MAPK1:68,SMARCA4:66,KAT8:65,FLT4:64,GNA11:63,PTPN11:63,RAF1:63,D…	EGFR:19,PIK3CA:15,KRAS:13,POLQ:5,NFE2L2:5,ATR:4,CACNA1E:4,FGFR3:3,GNAS:3,COL1A2:3,HIST2H2BE:3,MET:3,COL11A1:3,ERBB2:2,ERBB3:2,CHD4:2,CUL1:2,FAT4:2,BRAF:2,MYH9:2,TP63:2,CTNNB1:2,SCN2A:2,KDR:2,TRRAP:2,KIT:2,FGFR2:2,MYC:2,FLT4:1,PLCG1:1,KEAP1:1,SMARCA4:1,COL3A1:1,AKT1:1,GRIN2A:1,SOS1:1,EPAS1:1,TDG:1,HRAS:1,SF1:1,DDR2:1,ESR1:1,SF3B1:1,PIK3CB:1,RAF1:1,LZTR1:1,KRT15:1,AMD1:1,FOXA1:1,SOX17:1,H3F3A:1,GNA…	TP53:148,ARID1A:44,KMT2D:41,KMT2C:38,FAT1:36,APC:34,PTEN:33,ATRX:31,SETD2:29,NIPBL:26,NSD1:25,BRCA2:25,MGA:23,ATM:22,FBXW7:22,NF1:22,NOTCH1:22,PIK3R1:22,CIC:22,BRCA1:21,CREBBP:20,USP9X:20,CTCF:20,CDKN2A:19,KMT2B:19,ARHGAP35:18,SCAF4:18,EP300:17,CHD3:17,CHD8:17,PTCH1:15,JAK1:15,ARID1B:15,BCOR:15,ASXL1:14,AMER1:14,NCOR1:14,ZC3H13:14,CUL3:13,TSC1:13,STAG2:13,DNMT3A:13,RASA1:13,DYRK1A:13,EPHA2:13,KAN…	EPHA2:121,RB1:119,MAP2K4:118,CHD3:117,CDKN2A:116,PSIP1:113,KLF5:112,RPL22:110,ATM:106,PTEN:105,ZC3H13:105,GPS2:102,ZC3H18:99,BMPR1A:98,MLL:98,SMAD4:97,XPO4:96,FTSJD1:95,RPL5:95,BRD7:93,GATA3:93,NCOR1:89,NF2:89,PGR:89,CBFB:89,LATS1:87,SMAD2:87,B2M:87,SETD2:84,PIK3R1:84,BRCA2:83,ATXN3:83,BAX:82,TGFBR2:81,ARID1B:81,NUP93:81,MAX:80,RASA1:80,YLPM1:80,STK11:80,EP300:79,BAP1:79,ARID1A:79,CHEK2:79,CCAR1:…	TP53:53,PTEN:19,VHL:18,PBRM1:14,RB1:9,APC:9,BAP1:7,STK11:6,SMAD4:6,FUBP1:6,NF1:5,MAP2K4:5,CDH1:5,KMT2C:5,MLL3:5,ATRX:5,KMT2A:4,MLL:4,BCOR:4,NSD1:4,SETD2:4,CIC:4,EP300:3,NCOR1:3,CBFB:3,FBXW7:3,ARID1A:3,FAT1:3,BRD7:3,ZC3H13:3,GATA3:2,ARID2:2,TSC1:2,STAG2:2,PIK3R1:2,HNRNPDL:2,HNRPDL:2,PSIP1:2,YLPM1:2,RASA1:2,RBM10:2,PGR:2,KDM6A:2,USP9X:2,ACVR2A:2,ZC3H18:2,B2M:2,CHEK2:2,CHD8:2,ATM:2,ARID1B:2,DYRK1A:2…	13:102,22:93,14:78,15:77,10:77,4:75,18:74,21:72,9:50,11:35,17:24,2:23,3:21,6:17,1:14,19:11,16:10,5:5,8:1,12:1	7:131,20:115,8:48,12:44,5:39,19:31,16:24,17:22,13:20,21:18,2:18,14:15,3:10,22:10,1:8,11:8,6:8,9:7,15:5,4:4,18:4,10:4	8p:153,17p:148,16q:110,3p:109,6q:98,1p:91,5q:87,9p:71,18q:52,10q:49,19p:39,11q:39,4q:38,4p:37,11p:35,19q:25,9q:22,18p:18,2q:15,10p:13,3q:9,6p:8,2p:7,12p:5,7p:4,17q:2,16p:1	1q:142,8q:120,5p:90,3q:82,16p:59,20q:55,17q:48,19q:43,6p:43,7p:40,2p:34,12p:33,10p:30,9q:19,18p:19,7q:18,20p:13,12q:7,11q:7,19p:6,2q:6,4p:5,5q:3,16q:2,3p:2,8p:2,17p:1,4q:1,9p:1	TP53:256,PIK3CA:186,MYC:162,PTEN:157,8p:155,EGFR:151,17p:149,BRAF:145,1q:142,RB1:140,CHD3:135,EPHA2:135,CDKN2A:135,MET:132,TRRAP:131,7:131,ATR:131,ATM:130,MAP2K4:128,GNAS:126,ARID1A:126,RAC1:125,ZC3H13:122,13:122,KRAS:121,POLQ:120,8q:120,PSIP1:118,COL1A2:118,SETD2:117,GTF2I:117,RPL22:116,KLF5:116,H3F3A:116,CUL1:115,20:115,TP63:115,FAT1:114,PLCG1:114,16q:112,3p:111,BRCA2:109,SMAD4:109,DDR2:108,PIK…
55-59	PIK3CA:89,CTNNB1:47,SMARCA4:34,KRAS:32,BRAF:28,CHD4:24,IDH1:23,ERBB3:21,MTOR:21,POLQ:20,SOS1:19,CACNA1E:19,ATR:18,EGFR:17,KEAP1:17,NFE2L2:17,FGFR3:16,FGFR2:16,SF3B1:16,SPOP:15,GNAS:14,KIT:13,SI:12,NRAS:12,COL11A1:12,GNA11:12,CUL1:11,MYH2:11,HRAS:10,FOXA1:10,PPP2R1A:9,EPAS1:8,DDR2:8,MYC:7,GTF2I:7,ERBB2:7,PTPN11:7,WT1:7,CRB1:7,MAP2K1:7,FAT4:7,RHOA:6,IL1RAPL2:6,IDH2:6,CDK4:5,AKT1:5,MAPK1:5,EEF1A1:5,…	MYC:188,EGFR:165,TP63:161,RAC1:149,H3F3A:146,POLQ:141,MET:138,CUL1:136,TRRAP:133,GTF2I:131,PLCG1:128,HIST2H2BE:128,PIK3CA:127,ATR:124,DDR2:124,GNAS:123,CRB1:119,RBM39:119,GNA13:119,COL1A2:119,BRAF:118,CACNA1E:117,ERBB2:109,CDK4:106,KRAS:103,CCND1:103,KRT15:100,SLC27A5:96,KEAP1:95,PIK3CB:93,ERCC2:89,G6PD:85,RXRA:83,SPOP:83,PIK3R2:82,PCBP1:80,ERBB3:78,KAT8:73,PTPN11:73,NFE2L2:73,TDG:73,IDH1:71,GRIN…	PIK3CA:24,EGFR:15,KRAS:13,TRRAP:10,NFE2L2:7,COL1A2:7,POLQ:7,CACNA1E:6,PLCG1:5,COL11A1:5,CRB1:5,BRAF:5,ATR:4,ERBB2:4,GRIN2A:4,HEPH:4,MYH9:3,CTNNB1:3,MET:3,SCN2A:3,DDR2:2,AKT1:2,FGFR2:2,TP63:2,FLT4:2,ERBB4:2,COL3A1:2,MYC:2,CHD4:2,ERBB3:2,KEAP1:1,MYH2:1,PCBP1:1,AMD1:1,EEF1A1:1,GTF2I:1,MAP2K1:1,H3F3A:1,LZTR1:1,KRT15:1,MAP2K2:1,DICER1:1,FGFR3:1,KIT:1,SMARCA4:1,ERCC2:1,CUL1:1,ACVR1:1,WT1:1,TDG:1,PIK3CB…	TP53:150,KMT2D:62,ARID1A:60,PTEN:58,KMT2C:53,FAT1:47,APC:45,ATM:37,KMT2B:37,ATRX:33,PIK3R1:33,EP300:31,NIPBL:31,NSD1:30,ARID1B:30,CTCF:30,BRCA2:30,KMT2A:29,SETD2:28,FBXW7:28,NF1:27,NOTCH1:26,USP9X:25,CIC:25,BCOR:24,ARID2:24,ARHGAP35:24,NCOR1:24,KANSL1:23,MGA:22,MAP3K1:22,STAG2:21,JAK1:21,CASP8:20,ATF7IP:20,CREBBP:20,CHD3:20,KDM6A:19,ZC3H13:19,RNF43:19,SIN3A:18,TBX3:18,ASXL1:17,AXIN2:17,PBRM1:17,C…	ZC3H13:168,CDKN2A:155,PTEN:154,RB1:152,KLF5:147,PSIP1:141,EPHA2:140,GPS2:131,SMAD4:128,FTSJD1:126,ZC3H18:126,RPL22:125,BMPR1A:124,MAX:120,SMAD2:118,CHEK2:116,CHD3:116,GATA3:116,RPL5:115,PIK3R1:115,MAP2K4:114,ATM:113,MLL:112,BRCA2:111,EP300:111,PGR:111,LATS1:109,NF2:109,BRD7:109,TTK:108,XPO4:107,BAP1:107,ARID1B:106,ATXN3:106,CBFB:105,PTCH1:104,WAC:102,B2M:101,IRF2:101,ARID1A:100,NCOR1:100,KLF6:99,…	TP53:66,PTEN:29,RB1:15,PBRM1:13,VHL:12,APC:11,NF1:10,SETD2:10,FAT1:8,NCOR1:7,STK11:7,CDH1:7,BAP1:7,KMT2A:6,MLL:6,SMAD4:6,ATM:5,B2M:5,ARID1A:5,AXIN1:5,KMT2D:4,MLL2:4,STAG2:4,CREBBP:4,FBXW7:4,NSD1:4,EP300:4,CIC:4,LATS1:4,ATRX:4,KDM6A:3,ZC3H13:3,KMT2C:3,MLL3:3,FUBP1:3,ARID2:3,CCAR1:2,EPHA2:2,MAX:2,MAP2K4:2,AJUBA:2,PGR:2,BRCA2:2,NF2:2,ACVR2A:2,ARID1B:2,BRD7:2,PIK3R1:2,SIN3A:2,ELL2:2,CDKN2A:2,TP53BP1:…	13:156,22:128,14:112,10:104,4:97,21:93,15:88,18:88,9:70,11:53,17:36,6:29,16:27,2:24,1:19,3:19,5:8,19:8,12:2	7:143,20:133,8:52,5:41,12:40,16:39,19:36,2:32,13:28,17:26,22:18,21:16,3:11,1:10,14:10,9:9,10:9,15:6,6:6,4:4,11:3,18:2	8p:198,17p:169,3p:131,5q:113,16q:107,1p:102,6q:100,9p:95,18q:70,19p:66,10q:62,11q:49,4q:46,4p:44,11p:34,9q:25,2q:17,10p:16,19q:15,6p:13,18p:7,3q:7,16p:6,2p:5,7p:4,12p:4,20p:2,17q:1	1q:173,8q:160,5p:105,3q:102,20q:69,7p:63,17q:60,6p:56,16p:48,12p:46,19q:44,2p:43,18p:30,10p:29,9q:22,20p:20,7q:19,12q:9,4p:9,19p:9,11q:5,3p:5,5q:4,17p:4,2q:3,9p:2	TP53:284,PTEN:241,PIK3CA:240,8p:198,MYC:197,EGFR:197,ZC3H13:190,13:184,RB1:184,CDKN2A:174,17p:173,1q:173,TP63:168,POLQ:168,ARID1A:165,8q:160,ATM:155,EPHA2:155,FAT1:153,KLF5:152,RAC1:152,BRAF:151,H3F3A:150,PIK3R1:150,CUL1:148,PSIP1:148,KRAS:148,TRRAP:147,EP300:146,22:146,ATR:146,BRCA2:143,7:143,CACNA1E:142,SMAD4:141,MET:141,GTF2I:139,ARID1B:138,GNAS:137,RPL22:137,CHD3:136,3p:136,PLCG1:135,DDR2:134…
60-64	PIK3CA:97,KRAS:41,BRAF:40,CTNNB1:37,CHD4:23,SMARCA4:21,SI:21,KEAP1:21,POLQ:20,PPP2R1A:19,IDH1:19,COL11A1:18,MTOR:18,ERBB3:17,ERBB2:16,GNAS:14,HRAS:14,ATR:14,SPOP:14,GRM7:13,NRAS:13,FOXA1:13,CACNA1E:13,CRB1:12,MYH2:12,NFE2L2:12,SF3B1:12,FGFR3:11,CUL1:11,EGFR:11,PTPN11:11,AKT1:10,KIT:10,FGFR2:9,TRRAP:9,GRIN2A:9,GNAQ:9,EPAS1:8,U2AF1:8,WT1:8,RHOA:7,FAT4:7,COL1A2:7,PIK3R2:7,MAP2K1:6,GTF2I:6,MYH9:6,KDR…	MYC:211,H3F3A:199,MET:186,TP63:184,EGFR:181,RAC1:168,HIST2H2BE:164,POLQ:162,GNAS:161,PLCG1:160,CUL1:155,ATR:155,DDR2:154,TRRAP:154,GTF2I:152,RBM39:149,BRAF:145,COL1A2:145,CRB1:144,PIK3CA:140,ERBB2:138,CACNA1E:136,GNA13:123,KEAP1:121,KAT8:119,CDK4:115,PIK3CB:113,SOX17:113,KRT15:113,G6PD:103,CCND1:103,SLC27A5:102,GRIN2A:99,KRAS:99,TDG:99,PIK3R2:98,ERBB3:93,ERCC2:91,RXRA:91,PCBP1:91,SMARCA4:90,STAT3…	PIK3CA:26,EGFR:23,KRAS:20,NFE2L2:12,CACNA1E:11,ERBB2:10,ERBB3:9,TP63:6,CRB1:6,ATR:5,COL11A1:5,BRAF:5,ERBB4:4,SCN2A:4,MET:4,POLQ:4,PLCG1:4,DDR2:4,FAT4:4,CUL1:4,COL1A2:4,COL3A1:4,PPP2R1A:4,RET:3,PIK3CB:3,FGFR2:3,GRIN2A:3,TRRAP:3,MYH9:3,CHD4:3,FGFR3:2,SLC27A5:2,FOXA1:2,IDH1:2,GNAS:2,ESR1:2,HRAS:2,NRAS:2,ACVR1:2,FLT4:2,TDG:2,SF3B1:2,PCBP1:2,KEAP1:2,KDR:2,RAF1:2,SPOP:2,G6PD:1,IL1RAPL2:1,METTL14:1,PIK3…	TP53:185,ARID1A:66,KMT2C:65,PTEN:63,KMT2D:62,FAT1:54,APC:44,ATRX:34,ATM:33,PIK3R1:33,FBXW7:31,KMT2B:30,CREBBP:30,NF1:30,NSD1:28,MGA:27,SCAF4:26,KANSL1:24,KMT2A:24,ARID2:24,ARHGAP35:23,SETD2:23,AMER1:22,CTCF:22,NCOR1:22,RNF43:22,NOTCH1:22,BCOR:22,BRCA2:21,CHD8:21,NIPBL:21,KDM5C:21,PTCH1:20,STAG2:20,KDM6A:20,ARID1B:20,MLL3:20,ZC3H13:20,USP9X:20,EPHA2:19,RB1:19,CHD3:19,CDKN2A:18,GATA3:17,MAP3K1:17,C…	ZC3H13:189,MAP2K4:178,CDKN2A:174,RB1:168,PSIP1:165,SMAD4:164,KLF5:160,NCOR1:153,PIK3R1:153,SMAD2:152,PTEN:150,XPO4:150,CHD3:145,ZC3H18:145,LATS1:144,EP300:142,GPS2:142,CBFB:142,FTSJD1:142,BRD7:140,TTK:137,MLL:132,EPHA2:132,SETD2:130,VHL:130,CNOT1:130,ARID1B:129,GATA3:129,ATM:126,PBRM1:125,ATXN3:125,RPL22:124,NF2:123,BMPR1A:122,B2M:122,FAT1:122,RASA1:122,BAP1:121,BRCA2:120,CDH1:119,APC:118,MAP3K1:…	TP53:85,PTEN:23,RB1:21,PBRM1:14,ATM:13,SMAD4:13,APC:13,VHL:13,CDH1:12,SETD2:11,FAT1:9,BAP1:9,RASA1:8,FBXW7:7,NF2:7,BRCA2:7,NF1:6,NOTCH1:6,CIC:6,ARID1A:5,ARID2:5,KDM6A:5,KMT2D:5,MLL2:5,LATS1:5,EP300:5,NCOR1:5,NSD1:5,STK11:5,BRD7:4,TSC1:4,GPS2:4,MAP3K1:4,CNOT1:4,ATRX:4,RTF1:4,CUL3:4,CREBBP:3,FUBP1:3,NAA15:3,DHX15:3,ARID1B:3,TP53BP1:3,ARHGAP35:3,YLPM1:3,MGA:3,RNF43:2,AXIN1:2,CTCF:2,DDX3X:2,CDKN2A:2,…	22:169,13:160,14:135,15:125,18:123,9:103,4:101,10:90,21:89,11:55,17:35,6:31,16:26,2:21,3:21,19:15,1:11,5:5,8:2,12:2	20:183,7:159,8:72,12:55,5:52,2:43,16:42,17:35,19:33,13:33,3:28,21:25,22:20,1:19,6:18,14:18,9:9,10:7,15:5,11:4,4:3,18:2	17p:226,8p:223,16q:160,6q:142,3p:135,5q:132,1p:108,9p:103,18q:89,19p:71,10q:60,11p:59,4p:56,11q:44,4q:43,9q:30,10p:18,6p:16,2q:11,16p:11,18p:10,3q:10,19q:9,2p:5,20p:3,12q:3,12p:2,17q:2,7p:1	1q:209,8q:177,5p:141,3q:104,16p:75,17q:70,6p:68,7p:62,20q:60,19q:50,10p:44,12p:44,2p:44,18p:42,7q:28,20p:26,9q:22,11q:12,19p:10,12q:9,2q:5,4q:4,9p:3,16q:3,3p:3,5q:2,17p:2,10q:2,1p:1,4p:1,18q:1,8p:1,6q:1	TP53:353,PIK3CA:263,PTEN:236,17p:228,8p:224,EGFR:215,MYC:213,ZC3H13:210,1q:209,RB1:208,H3F3A:203,CDKN2A:194,13:193,MET:193,TP63:192,BRAF:190,22:189,POLQ:186,PIK3R1:186,FAT1:185,MAP2K4:183,20:183,SMAD4:181,NCOR1:180,ARID1A:180,GNAS:177,8q:177,APC:175,ATR:174,ATM:172,PSIP1:172,CUL1:170,RAC1:170,PLCG1:166,TRRAP:166,KLF5:165,HIST2H2BE:165,CHD3:164,SETD2:164,ERBB2:164,EP300:163,16q:163,CRB1:162,SMAD2:…
65-69	PIK3CA:75,CTNNB1:38,KRAS:34,BRAF:30,SI:27,KEAP1:24,SPOP:22,NFE2L2:22,MTOR:20,CHD4:20,CACNA1E:19,NRAS:19,ERBB3:18,SF3B1:18,PPP2R1A:17,FAT4:16,SMARCA4:16,FGFR3:15,EEF1A1:15,MYH2:15,IDH1:15,SOS1:14,COL1A2:13,ATR:13,FOXA1:13,ERBB2:12,GNAS:12,COL11A1:12,EGFR:11,TRRAP:11,GTF2I:10,RHOA:10,FGFR2:10,GRM7:9,PTPN11:9,ERCC2:9,MYH9:8,CRB1:8,GNAQ:8,KIT:8,POLQ:8,GRIN2A:8,CUL1:7,PIK3R2:7,EPAS1:7,RBM39:6,ERBB4:6,…	MYC:214,TP63:189,EGFR:180,RAC1:179,POLQ:172,MET:169,H3F3A:168,ATR:159,CUL1:152,COL1A2:149,PLCG1:147,TRRAP:146,GTF2I:145,BRAF:145,PIK3CA:135,GNAS:132,DDR2:127,CRB1:127,CACNA1E:125,ERBB2:125,HIST2H2BE:122,RBM39:121,SOX17:115,PIK3CB:115,KRT15:110,KRAS:108,CCND1:107,CDK4:104,KEAP1:101,PIK3R2:98,GNA13:97,ERCC2:95,SLC27A5:92,G6PD:91,AKT1:91,FOXA1:88,SMARCA4:87,SOS1:86,COL3A1:85,TDG:84,ERBB3:83,KAT8:81,…	PIK3CA:35,EGFR:22,KRAS:18,CACNA1E:11,TRRAP:11,POLQ:10,COL1A2:8,PPP2R1A:7,PLCG1:6,ERBB3:6,MET:6,COL11A1:6,SCN2A:6,ERBB2:5,CHD4:5,MYH9:5,CRB1:5,BRAF:4,FGFR2:4,CTNNB1:4,NFE2L2:4,DDR2:4,ATR:4,SMARCA4:3,TP63:3,DICER1:3,GNAS:3,GRIN2A:3,FLT4:2,CUL1:2,FGFR3:2,KRT15:2,ERCC2:2,FOXA1:2,SOS1:2,KDR:2,MYC:2,RET:2,G6PD:2,KIT:2,COL3A1:2,SF3B1:2,KEAP1:2,NRAS:2,LZTR1:2,GNA13:1,RBM39:1,WT1:1,HIST2H2BE:1,MAP2K2:1,U2…	TP53:192,KMT2D:69,ARID1A:61,KMT2C:50,PTEN:48,APC:46,CREBBP:40,ATRX:38,KMT2B:33,FAT1:32,KDM6A:30,MGA:30,ATM:30,NSD1:29,BRCA2:29,NCOR1:29,ARHGAP35:29,CDKN2A:28,NF1:28,FBXW7:28,KMT2A:27,NIPBL:25,NOTCH1:24,PIK3R1:24,EP300:23,SETD2:23,ZC3H13:22,AMER1:22,KANSL1:20,USP9X:20,ARID2:19,PTCH1:19,RNF43:19,BCOR:19,MAP3K1:18,CDK12:18,BRCA1:18,STAG2:17,CHD3:17,SCAF4:17,CHD8:16,GATA3:16,ACVR2A:16,ARID1B:16,CTNND…	RB1:184,ZC3H13:176,MAP2K4:174,CDKN2A:174,PTEN:168,GPS2:166,NCOR1:164,PSIP1:162,PIK3R1:154,SMAD4:151,CHD3:146,KLF5:144,FTSJD1:139,SMAD2:137,MLL:131,NF2:130,EP300:128,GATA3:127,ATM:126,BMPR1A:124,RASA1:121,IRF2:118,MAX:118,TSC1:118,TGFBR2:117,SETD2:117,FAT1:116,WAC:114,MAP3K1:114,BRCA2:113,B2M:113,CNOT1:112,ZC3H18:112,PBRM1:112,EPHA2:111,BRD7:111,FBXW7:109,RPL22:108,PTCH1:108,XPO4:107,KLF6:106,CDH1…	TP53:92,PTEN:22,RB1:16,APC:16,PBRM1:13,FAT1:12,SMAD4:11,VHL:11,STK11:10,BAP1:9,CDH1:8,BRCA2:7,ARID1A:7,NSD1:7,NCOR1:6,NF2:6,NOTCH1:6,KMT2C:6,MLL3:6,NF1:6,KMT2D:6,MLL2:6,ATM:5,TCF12:5,ARID1B:5,MGA:5,PSIP1:4,KDM6A:4,CREBBP:4,KMT2A:4,MLL:4,LATS1:4,PIK3R1:4,B2M:4,RASA1:4,YLPM1:4,BCOR:3,MAP3K1:3,TGFBR2:3,FBXW7:3,ARHGAP35:3,SETD2:3,JAK1:3,CMTR2:3,FTSJD1:3,ARID2:3,ATRX:3,IRF2:3,ZC3H18:3,CNOT1:2,NIPBL:2,…	13:154,22:141,21:118,14:117,4:115,15:109,9:108,10:104,18:102,11:41,16:41,17:33,6:28,19:21,3:18,2:16,1:10,5:8,12:4	7:155,20:144,8:61,5:47,12:44,16:38,19:34,2:34,13:34,17:29,21:26,22:26,1:20,3:18,14:16,6:15,9:11,11:9,10:9,15:8,4:3,18:2	8p:248,17p:227,3p:159,5q:137,16q:117,6q:105,1p:102,9p:98,18q:83,10q:67,19p:63,11p:62,4p:60,4q:50,11q:47,9q:34,10p:30,3q:15,2q:14,16p:14,6p:12,18p:7,2p:7,19q:7,17q:4,12p:3,20p:2,12q:2	8q:189,1q:187,5p:157,3q:115,7p:84,20q:76,6p:75,17q:67,12p:57,19q:52,2p:50,16p:48,18p:47,10p:45,7q:33,20p:30,9q:23,19p:13,2q:9,3p:8,12q:7,4p:6,11q:6,17p:4,16q:2,11p:2,9p:2,4q:1,18q:1,8p:1,5q:1,6q:1,10q:1	TP53:366,8p:249,PIK3CA:245,PTEN:238,17p:231,MYC:221,EGFR:213,RB1:209,CDKN2A:202,NCOR1:199,ZC3H13:199,TP63:194,POLQ:190,8q:189,13:188,1q:187,RAC1:183,PIK3R1:182,MAP2K4:180,BRAF:179,MET:178,ATR:176,PSIP1:175,SMAD4:173,COL1A2:170,H3F3A:170,TRRAP:168,22:167,GPS2:167,3p:167,APC:167,CHD3:164,ARID1A:163,CUL1:161,ATM:161,KRAS:160,FAT1:160,PLCG1:157,5p:157,7:155,CACNA1E:155,GTF2I:155,KLF5:153,EP300:152,BR…
70-74	PIK3CA:72,CTNNB1:41,KRAS:41,BRAF:29,SMARCA4:26,MTOR:25,KEAP1:23,CHD4:22,NFE2L2:19,POLQ:19,ERBB2:17,SI:17,ERBB3:17,CACNA1E:17,SF3B1:16,MYH2:16,GNAS:14,ATR:13,FAT4:13,FOXA1:13,PPP2R1A:13,IDH1:12,KIT:12,FGFR3:12,SOS1:12,CRB1:12,ERBB4:11,GTF2I:10,NRAS:10,EPAS1:10,HRAS:9,MYH9:9,SOX17:9,EEF1A1:9,EGFR:9,COL11A1:9,SPOP:9,GRM7:9,FGFR2:8,CUL1:8,HEPH:8,RHOA:7,DICER1:7,DDR2:7,AKT1:7,TRRAP:6,MAP2K1:6,PIK3R2:6…	MYC:200,MET:178,EGFR:165,RAC1:159,H3F3A:159,RBM39:156,TP63:156,CUL1:150,TRRAP:148,PLCG1:147,POLQ:145,HIST2H2BE:142,COL1A2:136,ATR:134,GTF2I:133,GNAS:132,PIK3CA:132,CACNA1E:129,CRB1:127,ERBB2:120,BRAF:119,DDR2:114,KRT15:114,GNA13:110,KRAS:106,CDK4:105,TDG:100,ERBB3:98,KAT8:96,CCND1:96,PIK3CB:96,G6PD:87,IDH1:85,SOX17:85,COL3A1:80,STAT3:80,KEAP1:78,PIK3R2:76,FOXA1:76,ERCC2:74,SLC27A5:74,NFE2L2:73,SO…	EGFR:18,PIK3CA:18,KRAS:17,TRRAP:12,POLQ:10,BRAF:8,CRB1:7,COL1A2:6,CACNA1E:6,NFE2L2:6,MET:5,COL3A1:5,ATR:5,PPP2R1A:5,FGFR3:4,ERBB2:4,MTOR:4,PIK3R2:4,COL11A1:4,CHD4:4,TP63:3,HRAS:3,FOXA1:3,SMARCA4:3,GNAS:3,PLCG1:3,GNA13:2,SOS1:2,MYC:2,NRAS:2,SCN2A:2,RXRA:2,DDR2:2,PTPN11:2,U2AF1:2,KIT:2,FAT4:2,HEPH:2,ERBB3:2,H3F3A:2,SLC27A5:1,PIK3CB:1,PCBP1:1,PPP6C:1,SF1:1,HIST2H2BE:1,G6PD:1,RHOA:1,MAPK1:1,SMAD3:1,S…	TP53:163,KMT2D:72,ARID1A:61,KMT2C:58,APC:53,PTEN:45,NF1:40,FAT1:38,FBXW7:37,ATM:36,KMT2B:35,NOTCH1:31,PIK3R1:30,ARHGAP35:28,MGA:28,EP300:28,CREBBP:28,ARID2:27,BRCA2:27,KMT2A:26,CDKN2A:26,KDM6A:25,SETD2:24,MLL3:24,CTCF:24,MLL2:24,NSD1:24,RNF43:24,ARID1B:23,NIPBL:23,BCOR:22,USP9X:21,NCOR1:21,ATRX:21,STAG2:20,EPHA2:20,SMARCA1:20,CHD8:19,PBRM1:19,ATF7IP:18,RPL22:18,CHD3:18,CIC:18,SCAF4:17,SIN3A:17,DN…	MAP2K4:157,CDKN2A:153,NF2:131,CHD3:131,PSIP1:130,GPS2:127,PTEN:126,PIK3R1:126,NCOR1:125,SMAD4:124,SMAD2:124,ZC3H13:116,FTSJD1:113,PTCH1:110,STK11:110,BAP1:107,RPL22:106,DYRK1A:106,GATA3:106,BMPR1A:105,KLF6:105,ARID1B:104,B2M:102,TGFBR2:102,RB1:102,MAX:101,EP300:100,MAP3K1:100,ATM:99,LATS1:99,TP53BP1:99,CHD8:98,EPHA2:98,PGR:98,ZC3H18:98,RASA1:97,MLL:96,RNF111:96,SETD2:96,ARID1A:95,CBWD3:95,XPO4:95…	TP53:87,PTEN:20,PBRM1:20,APC:15,SMAD4:14,RB1:14,VHL:14,SETD2:10,NCOR1:9,FAT1:9,ARID1A:8,NF1:8,BAP1:8,KMT2C:7,MLL3:7,EP300:7,STK11:7,PSIP1:5,KMT2A:5,MLL:5,CREBBP:5,ATM:5,LATS1:5,TSC1:4,CDH1:4,NOTCH1:4,USP9X:4,RASA1:3,BMPR2:3,TGFBR2:3,TP53BP1:3,ARID2:3,SCAF4:3,INPPL1:3,RNF111:3,ATRX:3,DYRK1A:3,FBXW7:3,MAP2K4:3,CIC:2,CNOT1:2,STAG2:2,KDM6A:2,ARID1B:2,PTCH1:2,NSD1:2,KMT2D:2,MLL2:2,KDM5C:2,CHEK2:2,CBFB…	22:144,13:134,4:114,14:113,21:111,15:106,10:96,9:95,18:93,16:40,11:38,6:34,17:30,3:23,19:20,2:14,5:10,1:6,12:2	20:167,7:162,8:66,12:56,13:54,5:37,16:35,2:30,21:22,3:22,17:21,22:20,1:18,6:16,19:15,9:12,18:11,15:9,14:9,11:6,10:5,4:2	17p:208,8p:184,5q:136,3p:130,16q:117,1p:108,6q:102,9p:78,18q:70,19p:59,11p:58,4q:53,9q:47,10q:42,4p:41,11q:35,10p:18,16p:14,6p:11,18p:10,3q:8,19q:7,2q:6,2p:5,17q:5,12p:3,7p:2,20p:2,1q:1,12q:1	1q:177,8q:145,5p:129,3q:90,17q:64,20q:64,16p:53,19q:52,6p:51,7p:50,2p:42,18p:41,10p:39,12p:38,20p:26,7q:20,11q:12,2q:11,12q:9,3p:8,19p:8,9q:7,17p:5,5q:4,4p:4,16q:3,9p:2,6q:2,10q:2,1p:1	TP53:312,PIK3CA:222,17p:213,MYC:206,EGFR:192,PTEN:191,13:188,MET:187,8p:184,CDKN2A:179,1q:178,POLQ:174,MAP2K4:169,20:167,RAC1:166,TRRAP:166,ARID1A:164,22:164,KRAS:164,TP63:164,H3F3A:164,7:162,CUL1:159,PIK3R1:158,RBM39:157,BRAF:156,APC:156,NCOR1:155,PLCG1:153,ATR:152,CACNA1E:152,CHD3:150,GNAS:149,SMAD4:149,COL1A2:147,CRB1:146,8q:145,GTF2I:144,HIST2H2BE:144,ERBB2:141,ATM:140,5q:140,PSIP1:140,3p:138…
75-79	PIK3CA:57,KRAS:37,BRAF:27,MTOR:18,SF3B1:17,FGFR3:14,ERBB3:14,SMARCA4:12,CHD4:12,FGFR2:12,GNAS:12,SI:12,CTNNB1:12,POLQ:11,TRRAP:10,ERBB2:10,PPP2R1A:9,COL11A1:9,GNA11:9,NFE2L2:9,KEAP1:9,KIT:8,KDR:8,HRAS:8,CACNA1E:8,SOS1:7,FAT4:7,U2AF1:7,EEF1A1:7,CRB1:7,AKT1:7,EPAS1:7,NRAS:7,CUL1:7,MYH2:7,ERBB4:6,RBM39:6,GRM7:6,EGFR:6,IDH1:6,PTPN11:6,RXRA:5,DDR2:5,RET:5,PCBP1:5,PIK3CB:5,MAPK1:5,PLCG1:5,WT1:5,RHOB:4,…	EGFR:139,MYC:122,MET:119,COL1A2:116,RAC1:110,H3F3A:108,RBM39:106,TP63:106,TRRAP:102,PLCG1:98,HIST2H2BE:97,GNAS:94,POLQ:94,CUL1:92,BRAF:88,ERBB2:83,GTF2I:83,KRT15:81,CCND1:79,CRB1:78,DDR2:77,ATR:76,PIK3CA:75,CACNA1E:73,CDK4:72,SOS1:70,KRAS:69,GNA13:68,ERBB3:62,SOX17:61,ERCC2:61,PCBP1:58,U2AF1:58,KAT8:57,PIK3CB:57,PPP2R1A:56,G6PD:56,STAT3:53,RAF1:52,SLC27A5:52,IDH1:52,TDG:51,LZTR1:50,FLT4:49,MYH9:4…	PIK3CA:18,KRAS:15,TRRAP:8,MET:7,ERBB2:5,PIK3CB:5,EGFR:5,CACNA1E:5,BRAF:5,MYC:5,NFE2L2:5,POLQ:3,ERCC2:3,DDR2:3,CRB1:3,FGFR2:3,TP63:3,KIT:3,COL3A1:3,SCN2A:3,COL1A2:3,ATR:2,PLCG1:2,CHD4:2,COL11A1:2,GNA13:2,AKT1:2,MTOR:2,GRIN2A:2,HRAS:2,DICER1:2,LZTR1:2,CTNNB1:2,PPP2R1A:2,ERBB3:1,EPAS1:1,RHOB:1,U2AF1:1,HEPH:1,WTAP:1,SMARCA4:1,KRT15:1,MYH9:1,RAC1:1,HIST2H2BE:1,MAPK1:1,KEAP1:1,SMAD3:1,IL1RAPL2:1,CUL1:1…	TP53:124,KMT2D:60,ARID1A:47,KMT2C:45,FAT1:36,KMT2B:31,APC:30,FBXW7:27,PTEN:26,USP9X:25,ATM:24,KDM6A:23,KMT2A:23,EP300:23,ARID2:23,NF1:22,MLL3:22,CREBBP:22,BRCA2:21,ATRX:20,SETD2:19,RB1:18,AMER1:18,MGA:17,CIC:17,ACVR2A:17,NIPBL:16,CDKN2A:16,CHD8:16,CHD3:15,STAG2:15,NSD1:15,PIK3R1:15,ARHGAP35:14,MAP3K1:14,BCOR:14,SIN3A:14,RNF43:14,CDK12:13,PTCH1:13,CTCF:13,SCAF4:13,ZC3H13:12,THRAP3:12,ARID1B:12,JAK…	PSIP1:114,SMAD4:109,CDKN2A:107,MAP2K4:99,NF2:95,SMAD2:95,PIK3R1:94,NCOR1:93,ATM:89,BMPR1A:89,CHD3:87,ZC3H13:86,MAP3K1:81,MLL:80,LATS1:79,SETD2:79,GATA3:79,PTEN:78,FTSJD1:77,TGFBR2:76,PTCH1:76,PBRM1:75,VHL:75,GPS2:75,RB1:75,ELL2:74,EP300:74,BAP1:73,ZC3H18:73,TTK:72,NOTCH1:72,ARID1A:71,TCF12:71,KLF5:70,RPL22:70,PGR:70,RASA1:70,TP53BP1:69,B2M:69,CBWD3:69,CNOT1:68,ARID1B:67,RNF111:66,TSC1:66,RTF1:66,…	TP53:47,PTEN:19,APC:17,RB1:14,PBRM1:14,SMAD4:7,ATM:6,VHL:6,KMT2A:5,MLL:5,FBXW7:5,CHD3:5,SETD2:5,ARID1B:4,CREBBP:4,ARID1A:4,CDH1:4,KDM6A:3,EP300:3,CUL3:3,KMT2C:3,MLL3:3,PTCH1:3,ZC3H13:3,RNF111:3,BAP1:3,MAP3K1:3,PIK3R1:3,MAX:3,TSC1:3,CHD8:2,AXIN1:2,IRF2:2,PSIP1:2,NF1:2,NF2:2,BRCA2:2,STK11:2,ACVR2A:2,AJUBA:2,FAT1:2,STAG2:2,KMT2D:2,MLL2:2,CIC:2,DYRK1A:2,USP9X:2,CMTR2:2,FTSJD1:2,RASA1:2,TP53BP1:2,B2M:…	22:94,15:87,13:77,4:77,21:74,14:72,18:65,10:61,9:60,11:36,16:21,17:20,6:19,3:16,2:12,5:7,19:7,1:4,8:2,12:2	20:110,7:104,8:42,13:40,5:33,12:28,2:25,21:22,16:21,22:18,3:17,17:16,19:15,6:11,9:8,10:8,14:5,11:5,1:3,15:3,18:2	8p:140,17p:130,5q:93,6q:80,16q:79,3p:79,1p:71,18q:62,9p:59,19p:49,10q:48,11p:42,4q:33,11q:30,9q:27,4p:26,6p:12,10p:11,3q:11,16p:10,2q:9,18p:5,19q:3,2p:2,12p:2,12q:2,17q:1	1q:120,5p:104,8q:101,3q:64,6p:52,20q:50,7p:47,12p:34,18p:33,19q:33,17q:33,2p:31,10p:30,16p:27,7q:20,20p:15,9q:8,2q:7,19p:4,4p:4,9p:3,16q:3,12q:2,17p:2,6q:2,5q:1,11q:1,4q:1,8p:1	TP53:217,EGFR:150,PIK3CA:150,8p:141,17p:132,MYC:127,MET:127,PTEN:123,COL1A2:123,CDKN2A:123,PSIP1:123,ARID1A:122,SMAD4:122,KRAS:121,BRAF:120,TRRAP:120,1q:120,ATM:119,13:117,TP63:113,RBM39:112,22:112,PIK3R1:112,RAC1:112,20:110,H3F3A:109,APC:109,POLQ:108,CHD3:107,RB1:107,GNAS:106,PLCG1:105,5p:104,7:104,MAP2K4:104,NCOR1:104,FAT1:103,SETD2:103,8q:101,ZC3H13:101,EP300:100,CUL1:100,SMAD2:100,NF2:99,HIST…
80-84	KRAS:21,PIK3CA:21,BRAF:12,CTNNB1:11,POLQ:11,SF3B1:10,PPP2R1A:9,NFE2L2:8,MYH2:8,KIT:8,TRRAP:7,MTOR:7,ERCC2:6,FGFR2:6,SMARCA4:6,HRAS:6,ERBB4:6,ATR:6,SOS1:5,EPAS1:5,CACNA1E:5,CHD4:5,GRM7:5,SI:5,GNAS:4,ERBB3:4,PCBP1:4,FGFR3:4,CUL1:4,KEAP1:4,PTPN11:4,COL11A1:4,GTF2I:4,EEF1A1:3,RAC1:3,AKT1:3,FOXA1:3,FAT4:3,MAP2K1:3,SOX17:3,PIK3R2:3,KDR:3,NRAS:3,GNA11:3,SPOP:3,DICER1:3,ERBB2:2,IL1RAPL2:2,FLT4:2,COL1A2:2…	MYC:62,RAC1:58,EGFR:57,MET:56,POLQ:52,TP63:49,ERBB2:46,ATR:45,CUL1:44,PLCG1:43,GNAS:42,H3F3A:42,GNA13:41,RBM39:39,PIK3CA:37,HIST2H2BE:37,CDK4:37,COL1A2:35,TRRAP:35,GTF2I:34,KRT15:34,BRAF:34,CRB1:33,KEAP1:32,KAT8:32,CCND1:31,ERCC2:31,KRAS:31,PIK3CB:31,ERBB3:30,AKT1:30,CACNA1E:30,EPAS1:29,LZTR1:29,SMARCA4:29,SOS1:27,PIK3R2:27,MYH9:26,PCBP1:26,SLC27A5:26,DDR2:26,U2AF1:25,FOXA1:25,SOX17:25,TDG:24,COL…	KRAS:11,ERBB2:3,SOX17:3,EGFR:3,PIK3CA:3,ERCC2:2,ATR:2,TP63:2,COL1A2:2,MTOR:2,NFE2L2:2,CHD4:2,WT1:2,POLQ:2,GNAS:2,PPP2R1A:2,FGFR3:1,U2AF1:1,CTNNB1:1,IDH2:1,NRAS:1,RHOB:1,ERBB3:1,COL11A1:1,RBM39:1,PIK3CB:1,BRAF:1,MET:1,STAT3:1,HRAS:1,SOS1:1,SCN2A:1,MYC:1,CUL1:1	TP53:59,KMT2D:29,KMT2C:22,FAT1:22,APC:22,ARID1A:18,FBXW7:14,PTEN:14,CHD8:13,NSD1:13,KMT2B:13,KMT2A:13,BCOR:13,NIPBL:13,ARID1B:12,KDM6A:12,USP9X:12,BRCA2:12,RNF43:12,SETD2:12,EP300:11,ARID2:11,ATM:11,CTNND1:11,CREBBP:10,ATRX:10,GATA3:10,MGA:10,PBRM1:10,ARHGAP35:9,CHD3:9,NF1:9,CASP8:9,EPHA2:8,AMER1:8,MAP3K1:8,TBX3:8,ELF3:7,RBM10:7,MLL2:7,CDKN2A:7,CDK12:7,DAZAP1:7,CDH1:7,KDM5C:7,FOXA2:7,JAK1:7,ZFP36…	CHD3:58,PSIP1:52,PIK3R1:51,MAP2K4:51,LATS1:48,PTEN:48,CDKN2A:47,MLL:46,NCOR1:46,FBXW7:46,GPS2:45,ATM:42,DYRK1A:41,SMAD4:41,BRD7:41,PTCH1:40,BMPR1A:40,STK11:39,GATA3:38,SMAD2:38,ZC3H13:38,EP300:38,PGR:37,ELL2:37,ARID1B:36,MAP3K1:36,RNF111:36,ARID1A:36,TP53BP1:34,TSC1:34,FTSJD1:34,NF2:34,BAP1:34,FAT1:33,ATXN3:32,CNOT1:32,CREBBP:32,B2M:32,WAC:32,SIN3A:32,TCF12:31,TGFBR2:31,RPL5:30,SMARCA1:30,RTF1:30…	TP53:18,APC:6,SMAD4:6,RB1:5,PBRM1:5,BAP1:4,KDM6A:4,ARHGAP35:4,VHL:4,RASA1:3,NCOR1:3,NF1:3,TGFBR2:3,KMT2D:3,MLL2:3,ATRX:3,NSD1:3,PTEN:3,PSIP1:2,TSC1:2,RNF111:2,YLPM1:2,ACVR1B:2,KMT2C:2,MLL3:2,AXIN1:2,STK11:2,MAP2K4:2,CDH1:2,KDM5C:2,SMAD2:2,USP9X:2,AJUBA:2,KMT2A:2,MLL:2,EP300:1,SIN3A:1,CASP8:1,DHX15:1,STAG2:1,CDKN1A:1,PIK3R1:1,JAK1:1,LATS1:1,MSH2:1,CHD8:1,ACVR2A:1,CHEK2:1,BMPR2:1,SMARCA1:1,ARID1A:1…	22:44,18:40,13:40,14:37,21:36,4:35,15:33,9:25,10:24,11:19,16:18,2:9,6:8,3:7,17:6,19:6,5:5,1:2,12:1	20:50,7:48,8:21,3:16,12:16,2:16,5:14,13:14,19:12,16:12,17:11,21:11,22:8,9:6,15:4,10:3,6:2,14:1,18:1,4:1	17p:70,8p:66,5q:41,3p:40,16q:38,6q:37,9p:26,11p:25,10q:24,18q:23,1p:23,19p:21,4q:18,9q:17,11q:15,4p:12,6p:10,2q:6,10p:5,16p:4,17q:3,3q:3,12p:3,2p:2,12q:2	8q:57,1q:47,5p:44,3q:32,20q:23,2p:21,6p:21,7p:21,12p:19,17q:16,10p:15,19q:15,16p:12,20p:10,18p:9,7q:7,9q:7,3p:5,17p:3,19p:3,2q:2,9p:1,12q:1,11p:1,11q:1,4p:1	TP53:98,17p:73,CHD3:67,8p:66,PTEN:65,POLQ:65,MYC:64,KRAS:63,RAC1:61,EGFR:61,FBXW7:61,PIK3CA:61,PIK3R1:59,MET:57,8q:57,MAP2K4:57,APC:56,CDKN2A:55,NCOR1:55,PSIP1:55,ARID1A:55,FAT1:55,ATM:54,13:54,ATR:53,22:52,ERBB2:51,TP63:51,MLL:51,LATS1:50,EP300:50,20:50,CUL1:49,SMAD4:49,GNAS:48,ARID1B:48,7:48,GATA3:48,GPS2:47,21:47,1q:47,PTCH1:47,BRAF:47,DYRK1A:45,3p:45,MAP3K1:44,5p:44,PBRM1:44,BRD7:44,CHD8:43,P…
>=85	PIK3CA:22,BRAF:10,CHD4:9,KRAS:9,SMARCA4:6,NFE2L2:5,ERBB3:5,CTNNB1:5,FGFR2:4,GNAS:4,CACNA1E:4,GNA11:4,MTOR:4,MAPK1:4,CUL1:4,POLQ:4,FGFR3:3,GNAQ:3,ERBB2:3,MAP2K1:3,SF3B1:3,SPOP:3,EGFR:3,KIT:3,STAT3:2,FOXA1:2,DDR2:2,CRB1:2,PCBP1:2,GRIN2A:2,PTPN11:2,KEAP1:2,GRM7:2,FAT4:2,NRAS:2,MYC:2,RAC1:2,MYH2:2,EPAS1:2,ATR:2,PPP2R1A:2,RXRA:1,COL3A1:1,TNNI3K:1,IDH1:1,LZTR1:1,MET:1,PLCG1:1,SI:1,AKT1:1,ESR1:1,IDH2:1,…	MYC:35,RAC1:30,CUL1:30,PLCG1:30,TP63:29,MET:29,H3F3A:27,TRRAP:26,HIST2H2BE:25,COL1A2:25,GNAS:24,POLQ:23,EGFR:22,DDR2:22,U2AF1:21,RBM39:21,ATR:20,BRAF:20,GTF2I:20,G6PD:20,GNA13:19,CACNA1E:19,ERBB2:18,RAF1:18,PIK3CA:17,KRT15:16,KRAS:16,SOX17:16,SMARCA4:16,KEAP1:16,PCBP1:15,AKT1:15,PPP2R1A:14,SPOP:14,CCND1:14,CDK4:14,PIK3CB:14,LZTR1:14,PIK3R2:14,CRB1:14,SOS1:13,CTNNB1:13,MAP2K2:13,KAT8:12,RHOA:12,ER…	ATR:4,MET:3,TRRAP:3,CRB1:3,HIST2H2BE:2,RAC1:2,COL11A1:2,ERBB2:2,KRAS:2,COL3A1:2,ERBB3:2,EGFR:2,CACNA1E:2,RHOA:1,CUL1:1,ERBB4:1,GNAS:1,IDH1:1,MYH9:1,PIK3CA:1,SCN2A:1,SF3B1:1,RXRA:1,AKT1:1,COL1A2:1,FOXA1:1,POLQ:1,EEF1A1:1,FGFR2:1,CTNNB1:1,SOX17:1,RRAS2:1	TP53:33,KMT2C:18,KMT2D:16,ARID1A:16,APC:13,FAT1:11,RNF43:11,ATRX:10,KMT2B:10,NIPBL:10,PTEN:10,ACVR2A:10,CREBBP:9,FBXW7:9,MLL3:8,AXIN2:8,MGA:8,BRCA1:8,EPHA2:8,ACVR1B:8,NSD1:8,KANSL1:8,PIK3R1:8,BCOR:8,CDK12:7,KDM6A:7,NOTCH1:7,ARID2:7,CHD3:7,CIC:7,KMT2A:7,ASXL1:7,ARHGAP35:7,EP300:7,HLA-B:6,CHD8:6,MAP3K1:6,NF1:6,PTCH1:6,SOX9:6,AMER1:6,RPL22:6,KDM5C:6,MLL2:5,STAG2:5,DYRK1A:5,DNMT3A:5,USP9X:5,SMARCA1:5…	SMAD4:29,SMAD2:28,LATS1:26,PSIP1:25,MLL:25,ZC3H13:24,NCOR1:24,BMPR1A:23,PTEN:23,RB1:23,CDKN2A:22,ATM:22,B2M:22,CHD3:22,IRF2:22,PTCH1:21,ARID1B:21,FAT1:21,RNF111:21,KLF5:21,RTF1:21,RPL22:20,PIK3R1:20,FTSJD1:20,ARID1A:20,CBFB:20,CNOT1:20,MAP2K4:20,CDH1:20,CCAR1:20,BRD7:19,CTCF:19,NF2:19,NUP93:19,ZC3H18:19,RPL5:19,WAC:18,PGR:18,BAP1:18,KDM6A:18,TP53BP1:18,CREBBP:17,FBXW7:17,XPO4:17,EPHA2:17,PBRM1:16…	TP53:7,RB1:4,APC:4,FBXW7:4,CDH1:3,FAT1:3,NF1:3,ARHGAP35:2,EP300:2,PTEN:2,TP53BP1:2,SMAD4:2,MAP2K4:2,VHL:2,ACVR2A:2,KMT2A:2,MLL:2,TGFBR2:1,ARID1A:1,ZC3H13:1,TRAF3:1,DAZAP1:1,CBFB:1,INPPL1:1,SETD2:1,DYRK1A:1,MGA:1,SCAF4:1,RNF111:1,PBRM1:1,BAP1:1,TCF12:1,GATA3:1,BRCA1:1,SIN3A:1,NF2:1,KANSL1:1,KIAA1267:1,DDX3X:1,EPHA2:1,YLPM1:1,CMTR2:1,CNOT1:1,FTSJD1:1,PGR:1	22:24,13:22,10:18,9:17,14:17,4:16,21:16,15:15,18:14,16:13,11:12,2:7,3:7,17:6,6:3,12:1	20:28,7:27,21:9,8:8,13:8,12:5,3:4,5:4,19:3,9:3,6:3,1:2,14:2,16:2,2:2,10:2,15:1,17:1,18:1	8p:29,17p:25,1p:22,6q:19,5q:17,11p:16,18q:16,3p:15,10q:14,4q:13,16q:13,9p:10,19p:9,9q:7,4p:6,2q:5,11q:5,18p:2,6p:1,16p:1,12p:1,3q:1,2p:1,12q:1	8q:33,1q:29,5p:26,3q:14,20q:13,16p:12,17q:11,10p:9,6p:9,2p:8,7p:8,18p:5,12p:5,9q:5,3p:4,19q:4,7q:4,20p:2,9p:2,4p:2,19p:2,12q:1,17p:1,2q:1	TP53:52,PIK3CA:40,ARID1A:37,MYC:37,PTEN:35,CUL1:35,FAT1:35,RAC1:34,MET:33,8q:33,SMAD4:31,PLCG1:31,SMAD2:30,ZC3H13:30,BRAF:30,FBXW7:30,13:30,1q:29,TP63:29,RB1:29,8p:29,TRRAP:29,GNAS:29,NCOR1:29,CHD3:29,PIK3R1:28,POLQ:28,20:28,APC:28,PTCH1:27,H3F3A:27,HIST2H2BE:27,LATS1:27,EGFR:27,7:27,KRAS:27,MLL:27,PSIP1:26,RPL22:26,CREBBP:26,ATR:26,17p:26,5p:26,COL1A2:26,CDH1:26,EPHA2:26,CDKN2A:25,21:25,KDM6A:25…
