## Additional file 1 for "Novel Driver Strength Index highlights important cancer genes in TCGA PanCanAtlas patients": 2021_8_16_20_32_distribution_age_males_genes.tsv

Age group	SNA-based oncogenic events	CNA-based oncogenic events	Mixed oncogenic events	SNA-based tumor suppressor events	CNA-based tumor suppressor events	Mixed tumor suppressor events	Driver chromosome losses	Driver chromosome gains	Driver arm losses	Driver arm gains	Driver events of all classes
<25	IDH1:11,BRAF:5,KIT:3,CTNNB1:2,SPOP:2,SMARCA4:2,GNAS:2,CRB1:1,IDH2:1,SI:1,KEAP1:1,POLQ:1,ATR:1,CACNA1E:1,KRT15:1,MYH2:1,RXRA:1,GNAQ:1,COL3A1:1,NRAS:1,AKT1:1,GNA11:1,SF3B1:1	CHD4:22,SOX17:19,KRAS:19,TRRAP:17,U2AF1:17,CDK4:16,CUL1:16,GTF2I:13,BRAF:12,TDG:11,COL1A2:11,CACNA1E:10,POLQ:9,PTPN11:8,MTOR:8,H3F3A:8,PCBP1:8,PIK3R2:7,PLCG1:7,RAC1:7,NRAS:7,MAPK1:6,IDH1:6,RAF1:6,PIK3CB:6,FLT4:5,KAT8:5,DICER1:5,MAP2K1:5,MYC:5,SF3B1:5,EEF1A1:5,CRB1:5,SCN2A:5,KEAP1:4,ERCC2:4,RBM39:4,MET:4,EGFR:4,WTAP:4,DDR2:4,EIF1AX:4,ERBB4:4,GNAS:3,GRIN2A:3,KDR:3,MAP2K2:3,PPP2R1A:3,PPP6C:3,AMD1:3,…	EGFR:1,SOS1:1	TP53:10,ATRX:8,CIC:2,FAT1:2,KMT2D:2,APC:1,PIK3R1:1,NIPBL:1,IRF6:1,ARID1A:1,AMER1:1,FAM123B:1,ARHGAP35:1,ARID1B:1,BCOR:1,CHEK2:1,NSD1:1,RB1:1,RNF111:1,KMT2C:1,MLL3:1,CASP8:1,NAA15:1,NF1:1,DDX3X:1,NOTCH1:1,ATM:1,DNMT3A:1	IRF2:20,RB1:16,CTNND1:15,KLF6:15,FAT1:14,EPHA2:13,PGR:13,ELL2:13,INPPL1:12,TGFBR2:12,KLF5:11,MLL:11,PIK3R1:11,ARHGAP35:11,NCOR1:10,PTEN:10,ATM:9,CHD3:9,SMAD2:9,CDKN2A:9,FTSJD1:9,CIC:9,B2M:8,TBL1XR1:8,ARID1A:7,ELF3:7,JAK1:7,RPL5:7,SMAD4:7,TCF12:7,ZNF750:7,CBFB:7,APC:7,CDH1:7,SMARCA1:7,IRF6:6,MYCL1:6,THRAP3:6,CBWD3:6,PBRM1:6,EP300:5,FUBP1:5,NF2:5,ZC3H13:5,MAP2K4:5,NAA15:5,PSIP1:5,WAC:5,TP53:5,AJUBA…	TP53:3,AXIN1:1,BRD7:1,IRF2:1,TSC1:1,CTNND1:1	11:19,13:19,18:19,4:16,5:11,10:11,22:10,19:10,16:9,3:6,9:5,6:4,1:3,15:3,17:2,2:2,21:2,14:1	21:13,8:11,7:9,12:7,16:4,14:4,19:3,20:3,5:2,6:2,4:1,22:1,1:1,17:1	1p:9,17p:8,9p:6,3p:5,4q:5,19q:4,3q:3,10p:3,18q:3,5p:3,9q:3,20p:3,5q:2,6q:2,16q:2,8p:2,10q:2,11p:2,11q:2,6p:1,18p:1,16p:1,4p:1	12p:16,8q:7,7p:6,1q:4,2p:3,5p:2,17q:2,6p:2,4q:1,3q:1,7q:1,8p:1	CHD4:22,IRF2:21,11:19,13:19,18:19,SOX17:19,KRAS:19,TP53:18,4:17,TRRAP:17,IDH1:17,BRAF:17,RB1:17,U2AF1:17,CDK4:16,CTNND1:16,FAT1:16,CUL1:16,12p:16,21:15,KLF6:15,EPHA2:13,5:13,16:13,19:13,GTF2I:13,PGR:13,ELL2:13,INPPL1:12,TGFBR2:12,PIK3R1:12,ARHGAP35:12,KLF5:11,MLL:11,22:11,TDG:11,CIC:11,CACNA1E:11,COL1A2:11,10:11,8:11,ATM:10,NCOR1:10,ATRX:10,POLQ:10,PTEN:10,CHD3:9,SMAD2:9,7:9,1p:9,CDKN2A:9,FTSJD1:…
25-29	IDH1:24,PIK3CA:4,BRAF:4,KIT:2,IDH2:2,HRAS:2,ERBB4:1,SPOP:1,SMARCA4:1,KRAS:1,SI:1,MYH9:1,HEPH:1,NRAS:1	CHD4:24,SOX17:18,KRAS:17,TRRAP:17,U2AF1:15,GTF2I:12,MAPK1:10,BRAF:10,CDK4:9,PIK3R2:9,CUL1:9,CACNA1E:7,MTOR:7,SMARCA4:7,PLCG1:7,GNA13:7,COL1A2:7,RAC1:6,SCN2A:6,GNA11:6,PTPN11:6,RAF1:6,EGFR:5,H3F3A:5,NRAS:5,SOS1:5,KEAP1:5,MAP2K2:5,DICER1:5,LZTR1:5,KIT:5,TDG:5,GNAQ:4,IDH1:4,RBM39:4,RXRA:4,SF3B1:4,SMAD3:4,HRAS:4,MYC:4,KDR:4,PCBP1:4,MAP2K1:3,HIST2H2BE:3,GNAS:3,PPP6C:3,PPP2R1A:3,COL11A1:3,ACVR1:3,AMD1:…	KRAS:3,EPAS1:1,KIT:1	TP53:23,ATRX:17,CIC:5,NOTCH1:3,RNF43:2,TCF12:2,CASP8:2,KMT2D:2,ASXL1:1,CHD3:1,FBXW7:1,NF1:1,EPHA2:1,KMT2C:1,CDK12:1,NIPBL:1,PIK3R1:1,KLF6:1,KMT2A:1	KLF5:23,IRF2:21,PIK3R1:18,RB1:18,FAT1:15,CTNND1:15,PGR:14,SMAD4:14,CDKN2A:12,KLF6:12,ARID1B:10,BAX:10,PTEN:10,PTMA:10,INPPL1:10,TGFBR2:10,ELL2:10,MAX:9,NOTCH1:9,SMAD2:9,BRCA2:9,CHD3:9,B2M:9,EP300:8,MLL:8,RPL5:8,CHEK2:8,ARHGAP35:7,DDX3X:7,KDM6A:7,PBRM1:7,APC:7,FUBP1:7,RASA1:7,THRAP3:7,ZC3H13:7,EPHA2:7,FTSJD1:7,ATXN3:6,BCOR:6,CIC:6,CUL3:6,MLL4:6,NAA15:6,SMARCA1:6,MAP3K1:6,ATM:6,SETD2:6,RPL22:6,JAK1…	ATRX:3,CASP8:1,TP53:1,BCOR:1,PGR:1	13:19,18:15,5:14,11:12,4:10,10:7,9:5,16:4,22:3,21:2,6:2,19:2,3:2,1:1,2:1,17:1,14:1	21:13,7:10,8:10,12:6,20:3,14:3,17:2,2:1,4:1,11:1,15:1,16:1,18:1,22:1	4q:8,1p:8,19q:8,17p:8,6q:7,3p:5,10p:4,11q:4,18q:4,9p:4,11p:4,10q:3,3q:3,20p:3,5q:2,5p:2,9q:2,8p:1,16q:1,19p:1	12p:15,7p:6,1q:5,2p:4,8p:4,8q:3,17p:3,5p:2,18p:2,19q:1,20p:1,19p:1,17q:1	TP53:29,IDH1:28,ATRX:25,CHD4:24,KLF5:23,KRAS:21,IRF2:21,13:19,PIK3R1:19,SOX17:18,RB1:18,TRRAP:17,18:16,FAT1:15,PGR:15,21:15,12p:15,CTNND1:15,U2AF1:15,SMAD4:14,BRAF:14,5:14,11:13,KLF6:13,CDKN2A:12,NOTCH1:12,GTF2I:12,CIC:11,4:11,17p:11,CHD3:10,ARID1B:10,BAX:10,PTEN:10,PTMA:10,MAPK1:10,INPPL1:10,7:10,8:10,TGFBR2:10,ELL2:10,19q:9,CDK4:9,PIK3R2:9,MAX:9,SMAD2:9,BRCA2:9,B2M:9,CUL1:9,SMARCA4:8,EP300:8,EP…
30-34	IDH1:42,PIK3CA:6,KIT:4,BRAF:4,KDR:2,IDH2:2,H3F3A:2,CHD4:2,CRB1:2,CTNNB1:2,SOS1:1,SMARCA4:1,PTPN11:1,KRAS:1,ATR:1,CUL1:1,ERBB3:1,MAP2K1:1,MAPK1:1,PCBP1:1,POLQ:1,RET:1,SF3B1:1,SPOP:1,COL3A1:1,EGFR:1,FAT4:1,RBM39:1,CACNA1E:1,EIF1AX:1	CHD4:33,KRAS:32,TRRAP:26,GTF2I:25,PIK3R2:24,CDK4:22,CUL1:21,CACNA1E:19,U2AF1:19,SOX17:18,PLCG1:16,GNA11:16,SMARCA4:15,KEAP1:14,BRAF:14,RAF1:13,MAPK1:13,MAP2K2:11,TDG:11,COL1A2:11,EGFR:10,PTPN11:10,H3F3A:10,ERCC2:9,HEPH:9,RAC1:9,CRB1:9,DDR2:9,SF3B1:9,G6PD:8,KIT:8,PPP2R1A:8,GNAS:8,CTNNB1:8,NRAS:8,EIF1AX:8,IDH1:8,LZTR1:7,POLQ:7,TP63:7,GNA13:7,MET:6,SF1:6,MYC:6,SCN2A:6,SOS1:6,ERBB3:6,DICER1:6,PPP6C:5…	KRAS:2,PIK3R2:1,EGFR:1,EIF1AX:1,BRAF:1,CHD4:1,MTOR:1,POLQ:1,KIT:1	TP53:33,ATRX:22,CIC:7,NOTCH1:5,NF1:5,NIPBL:5,PTMA:5,KMT2C:3,ARID1A:3,MAP3K1:2,SCAF4:2,AXIN2:2,PIK3R1:2,KMT2B:2,PTEN:2,ARID1B:2,ATM:2,KMT2D:2,NSD1:2,PPM1D:2,AXIN1:2,KRT222:2,MLL3:2,HNRNPDL:1,HNRPDL:1,RPL22:1,CDKN1A:1,BRCA2:1,CMTR2:1,NCOR1:1,USP9X:1,PSIP1:1,KMT2A:1,MAX:1,DNMT3A:1,FOXA2:1,ACVR2A:1,AMER1:1,APC:1,ARHGAP35:1,ARID2:1,ASXL1:1,ATF7IP:1,B2M:1,CDK12:1,CREBBP:1,CTCF:1,CTNND1:1,DYRK1A:1,EP300…	KLF5:34,BAX:28,IRF2:27,EPHA2:23,FAT1:22,RB1:21,PGR:19,CTNND1:19,THRAP3:18,ELL2:17,NAA15:16,BRCA2:16,CDKN2A:16,PIK3R1:16,KLF6:15,MLL4:15,PTEN:14,SMAD4:14,RPL5:14,FUBP1:13,BCOR:12,CDH1:12,PTMA:12,TRAF3:11,GATA3:11,ARID1B:11,ARID1A:11,CBFB:10,CHEK2:10,ZC3H13:10,RPL22:10,SMAD2:10,MLL:10,CHD3:10,DHX15:10,CBWD3:10,DDX3X:9,FTSJD1:9,KDM6A:9,WAC:9,NOTCH1:9,ATM:8,MAX:8,TBX3:8,AJUBA:8,ATXN3:8,CCAR1:8,MLL2:8…	CIC:4,RB1:2,FUBP1:2,TP53:2,ATRX:1,SETD2:1,PTEN:1,NSD1:1,BAP1:1,ARID1A:1,BRD7:1,CMTR2:1,FTSJD1:1,MAP2K4:1,CTNND1:1	13:22,18:20,11:17,5:16,10:14,4:14,9:11,22:10,6:5,14:5,16:5,2:4,3:3,21:3,19:3,1:2,15:2,17:2	7:20,21:15,8:14,12:8,20:8,14:5,17:4,19:3,4:1,5:1,16:1,3:1,22:1,1:1,6:1	1p:23,19q:19,4q:12,9p:8,17p:7,11q:6,6q:6,11p:5,16q:5,20p:5,10p:4,10q:3,18q:2,8p:2,9q:2,3p:1,19p:1,5q:1,18p:1,5p:1,16p:1,4p:1	12p:24,1q:10,7p:7,8q:5,17q:4,8p:4,2p:4,5p:3,7q:3,9q:2,10p:1,3q:1,20q:1,11q:1	IDH1:50,TP53:38,CHD4:36,KRAS:35,KLF5:34,ATRX:29,BAX:28,IRF2:27,TRRAP:26,PIK3R2:25,GTF2I:25,12p:24,FAT1:23,RB1:23,EPHA2:23,1p:23,CDK4:22,13:22,CUL1:22,CTNND1:21,18:20,7:20,CACNA1E:20,PGR:19,BRAF:19,THRAP3:19,U2AF1:19,19q:19,PIK3R1:18,21:18,SOX17:18,11:17,5:17,PTEN:17,BRCA2:17,PTMA:17,ELL2:17,PLCG1:16,SMARCA4:16,NAA15:16,GNA11:16,CDKN2A:16,KLF6:16,4:15,CIC:15,SMAD4:15,MLL4:15,ARID1A:15,FUBP1:15,KEA…
35-39	IDH1:37,BRAF:11,PIK3CA:6,CTNNB1:5,SMARCA4:3,KRAS:3,NRAS:3,HRAS:2,SI:2,IDH2:2,GTF2I:1,GNAS:1,GRM7:1,ERBB3:1,TRRAP:1,EIF1AX:1,TP63:1,CHD4:1,RET:1,EPAS1:1,EGFR:1,GNA11:1,SF3B1:1,GNAQ:1	CHD4:22,CUL1:18,MAPK1:18,PIK3R2:17,SOX17:17,TRRAP:17,GTF2I:17,KRAS:16,EGFR:13,CDK4:12,MET:12,MYC:12,KEAP1:11,RAC1:11,U2AF1:11,GNA13:10,CACNA1E:10,BRAF:10,SMARCA4:10,FLT4:9,COL1A2:9,CRB1:9,GNA11:9,MAP2K2:8,DICER1:8,PTPN11:8,DDR2:8,LZTR1:8,ERCC2:7,SLC27A5:7,G6PD:7,POLQ:7,TDG:7,MAP2K1:7,H3F3A:7,GNAS:6,KIT:6,SPOP:6,MYH9:6,TP63:6,SCN2A:6,IDH1:6,KAT8:5,PPP2R1A:5,HEPH:5,PPP6C:5,RXRA:5,ERBB2:5,PIK3CB:5,A…	PIK3CA:3,BRAF:2,MYC:1,TDG:1,TRRAP:1,SMARCA4:1,ERCC2:1,KRAS:1	TP53:29,ATRX:18,NOTCH1:5,ARID1A:4,PIK3R1:4,CIC:4,KMT2D:3,NF2:3,CDKN2A:3,CHD8:3,CASP8:2,MAP3K1:2,PTEN:2,NIPBL:2,RASA1:2,ATF7IP:1,NCOR1:1,EP300:1,SETD2:1,CHEK2:1,NSD1:1,THRAP3:1,B2M:1,PBRM1:1,DNMT3A:1,FAT1:1,ACVR1B:1,ATM:1,JAK1:1,ZC3H13:1,BRCA1:1,YLPM1:1,HLA-B:1,RPL5:1,ZC3H18:1,AXIN1:1,IRF6:1,KMT2A:1	KLF5:36,EPHA2:28,RB1:28,IRF2:26,RPL22:24,RPL5:23,BAX:23,BRCA2:21,THRAP3:21,CDKN2A:21,FAT1:21,CHD3:20,NAA15:18,FUBP1:17,SMAD4:17,ZC3H13:15,ARID1A:14,CTNND1:14,SMAD2:13,MAP2K4:13,CBWD3:12,CHEK2:12,JAK1:12,XPO4:12,ELL2:12,FBXW7:12,PTEN:12,PIK3R1:12,MLL4:12,KDM6A:12,FTSJD1:12,EP300:11,PBRM1:11,ZNF750:11,RASA1:11,TBX3:11,KLF6:11,TTK:11,PGR:11,PSIP1:11,NCOR1:10,VHL:10,ATXN3:10,BAP1:10,DDX3X:10,HNRPDL:1…	TP53:8,FUBP1:4,ATRX:2,CIC:2,AXIN1:2,RB1:1,PTEN:1,PBRM1:1,ARID1A:1,VHL:1,ARID2:1,AJUBA:1,NF2:1,NF1:1,KMT2C:1,MLL3:1	13:26,18:15,11:12,22:11,10:9,4:8,9:6,5:6,3:5,1:4,2:4,17:4,15:4,21:4,6:4,14:4,16:4,19:1	7:13,21:11,8:10,12:10,14:8,20:5,17:4,5:3,19:2,3:2,22:2,16:2,6:2,1:1,2:1,13:1	1p:21,4q:17,19q:15,17p:13,8p:12,9p:11,3p:8,16q:8,6q:6,18q:6,5q:4,11q:4,20p:4,10p:4,6p:3,16p:3,10q:2,19p:2,11p:2,9q:2,5p:2,4p:1,18p:1,3q:1	1q:14,8q:13,12p:11,7p:9,7q:5,5p:5,6p:4,19p:2,3q:2,18p:2,10p:2,20q:2,8p:2,17p:1,11q:1,16p:1,17q:1,4p:1	TP53:44,IDH1:43,KLF5:36,RB1:29,EPHA2:28,ATRX:28,13:27,IRF2:26,CDKN2A:24,RPL5:24,RPL22:24,CHD4:23,BRAF:23,BAX:23,THRAP3:22,FAT1:22,BRCA2:21,FUBP1:21,1p:21,CHD3:20,KRAS:20,ARID1A:19,TRRAP:19,GTF2I:18,CUL1:18,MAPK1:18,NAA15:18,PIK3R2:17,SOX17:17,SMAD4:17,4q:17,ZC3H13:16,PIK3R1:16,18:15,PTEN:15,21:15,19q:15,CTNND1:14,8p:14,17p:14,EGFR:14,PIK3CA:14,SMARCA4:14,1q:14,CHEK2:13,JAK1:13,PBRM1:13,SMAD2:13,2…
40-44	IDH1:30,BRAF:9,PIK3CA:6,SI:4,POLQ:3,FGFR3:2,HRAS:2,MTOR:2,SMARCA4:2,FGFR2:2,GNAS:2,SF3B1:2,MAPK1:2,ERBB4:2,NRAS:2,GNAQ:2,EGFR:1,SF1:1,MYC:1,CTNNB1:1,EEF1A1:1,KRAS:1,IL1RAPL2:1,SOX17:1,STAT3:1,GNA13:1,EPAS1:1,DDR2:1,PTPN11:1,GRM7:1,ATR:1,FAT4:1,KRT15:1,WT1:1,CACNA1E:1,HEPH:1,CRB1:1,SCN2A:1,SOS1:1,RET:1,MYH2:1,RRAS2:1,EIF1AX:1	TRRAP:30,MYC:28,RAC1:26,CUL1:25,EGFR:24,MET:22,GTF2I:22,KEAP1:19,MAP2K2:19,PIK3R2:19,KRAS:19,CDK4:18,GNAS:18,KAT8:18,SMARCA4:17,GNA11:17,COL1A2:17,CRB1:16,H3F3A:16,POLQ:16,PLCG1:15,PTPN11:15,BRAF:15,ERCC2:14,SOX17:14,CHD4:14,CACNA1E:14,MAPK1:14,ERBB3:13,MAP2K1:13,GRIN2A:13,GNA13:13,SCN2A:12,SLC27A5:12,ERBB2:12,TP63:12,U2AF1:12,TDG:11,RBM39:11,ATR:11,HIST2H2BE:11,PIK3CA:11,PIK3CB:11,DDR2:11,PCBP1:…	KRAS:3,PIK3CA:2,EGFR:2,KIT:1,COL11A1:1,COL3A1:1,ERBB2:1,PLCG1:1,IDH1:1,FAT4:1,HRAS:1,CRB1:1,MET:1	TP53:33,ATRX:11,ARID1A:7,KMT2C:6,CIC:6,APC:4,ARHGAP35:4,CHD8:4,KMT2D:4,MGA:4,RNF43:4,SIN3A:4,ATM:3,NF1:3,PIK3R1:3,USP9X:3,KDM5C:3,CMTR2:3,AMER1:2,CTNND1:2,FAT1:2,NCOR1:2,PGR:2,PTCH1:2,RNF111:2,SMARCA1:2,STK11:2,KMT2B:2,PTEN:2,RPL5:2,SMAD2:2,FTSJD1:2,YLPM1:2,CDKN2A:2,PBRM1:2,BAP1:2,NOTCH1:2,BCOR:2,RASA1:2,SETD2:2,KDM6A:1,STAG2:1,CHD3:1,CTCF:1,DAZAP1:1,EPHA2:1,HLA-A:1,JAK1:1,KANSL1:1,MYCL:1,NIPBL:1…	EPHA2:34,ARID1A:32,THRAP3:27,ATXN3:26,RPL22:24,RPL5:24,LATS1:24,EP300:23,PTEN:23,BAX:23,ARID1B:23,KLF5:22,IRF2:22,KDM6A:22,CDKN2A:21,FAT1:20,FUBP1:20,GATA3:19,BRCA2:18,SMAD4:18,TGFBR2:18,CHD8:18,RB1:17,ZC3H13:17,MYCL1:17,TRAF3:17,WAC:17,CCAR1:17,CBWD3:17,KLF6:17,TTK:17,NCOR1:16,AJUBA:16,SMAD2:16,NAA15:16,CHD3:16,MLL:15,NOTCH1:15,PBRM1:15,VHL:15,PTCH1:15,NF2:15,BCOR:15,PTMA:15,RTF1:14,SCAF4:14,XPO…	TP53:10,FUBP1:5,PTEN:4,CIC:3,NF1:2,SMAD4:2,VHL:2,ATRX:2,PGR:1,APC:1,SMAD2:1,FBXW7:1,PSIP1:1,NSD1:1,PBRM1:1,THRAP3:1,DNMT3A:1,MGA:1,AXIN1:1,RB1:1,ARID2:1,NF2:1,LATS1:1,NCOR1:1	10:20,13:19,14:18,18:17,22:15,21:15,9:13,15:11,4:11,1:9,6:9,11:8,17:7,5:5,3:4,2:4,16:3,19:3	7:33,12:17,20:17,16:15,8:14,17:13,13:8,19:7,2:7,21:6,3:4,11:3,5:3,9:2,14:2,15:2,6:1,4:1,18:1,22:1	8p:24,1p:23,3p:16,17p:15,6q:14,9p:12,4q:11,19q:11,5q:10,16q:10,11p:9,11q:8,10q:6,18q:6,19p:4,4p:4,9q:2,6p:2,20p:2,3q:2,10p:1,2p:1,12p:1,12q:1	8q:20,1q:19,12p:11,5p:9,6p:9,7p:7,3q:6,20q:5,11q:5,17q:4,16p:4,19q:3,2p:3,19p:3,18p:3,7q:2,20p:2,4q:1,12q:1,9q:1,8p:1,3p:1,5q:1,4p:1	TP53:54,ARID1A:39,IDH1:38,EPHA2:35,7:33,TRRAP:30,MYC:29,PTEN:29,THRAP3:28,13:27,EGFR:27,ATXN3:26,FUBP1:26,RPL5:26,RAC1:26,CUL1:25,8p:25,ATRX:25,LATS1:25,EP300:24,BRAF:24,ARID1B:24,RPL22:24,CDKN2A:23,KDM6A:23,KRAS:23,MET:23,BAX:23,1p:23,KLF5:22,CHD8:22,FAT1:22,GTF2I:22,IRF2:22,SMAD4:21,21:21,GNAS:20,8q:20,14:20,GATA3:20,10:20,17:20,KEAP1:19,MAP2K2:19,PIK3R2:19,SMARCA4:19,BRCA2:19,NCOR1:19,PIK3CA:1…
45-49	IDH1:18,PIK3CA:15,CTNNB1:11,KRAS:10,KIT:9,POLQ:6,BRAF:6,CHD4:5,KEAP1:5,SI:5,NFE2L2:5,SMARCA4:5,EGFR:4,ATR:4,MYH2:4,SF3B1:3,ERBB3:3,FGFR3:3,PPP2R1A:3,SOX17:3,COL11A1:3,EEF1A1:3,MTOR:3,SPOP:3,NRAS:3,ERBB2:2,HRAS:2,CDK4:2,SOS1:2,RHOA:2,PCBP1:2,RXRA:2,GNAS:2,EPAS1:2,WT1:2,TP63:2,SF1:2,STAT3:2,AKT1:1,COL1A2:1,GNA13:1,ERCC2:1,RAC1:1,RAF1:1,TRRAP:1,MYH9:1,MET:1,RBM39:1,IDH2:1,HEPH:1,IL1RAPL2:1,FAT4:1,CR…	EGFR:50,MET:44,TRRAP:43,TP63:43,MYC:43,ATR:41,RAC1:40,PIK3CA:39,GTF2I:37,POLQ:36,CUL1:34,PIK3R2:31,G6PD:31,COL1A2:31,PLCG1:30,CCND1:30,GNA13:30,CDK4:29,RBM39:29,KEAP1:27,KRT15:25,BRAF:24,KRAS:24,CACNA1E:24,GNA11:24,CRB1:23,TDG:23,RXRA:23,MAPK1:23,H3F3A:23,FLT4:22,SOX17:22,GNAS:21,SLC27A5:21,U2AF1:21,PTPN11:21,PIK3CB:21,ERBB2:19,HIST2H2BE:18,CHD4:18,ERBB3:18,FGFR3:18,NFE2L2:18,SMARCA4:18,MAP2K2:17…	EGFR:6,PIK3CA:4,COL1A2:3,CACNA1E:2,TRRAP:2,NFE2L2:2,BRAF:2,COL11A1:2,LZTR1:1,SCN2A:1,POLQ:1,HRAS:1,MET:1,EPAS1:1,SMARCA4:1,PPP2R1A:1,KDR:1,SF3B1:1,MYH9:1,CRB1:1,KRAS:1,KIT:1	TP53:49,KMT2D:13,KMT2C:11,FAT1:10,ARID1A:9,ATRX:9,NIPBL:7,NF1:7,NOTCH1:7,APC:7,FBXW7:7,NCOR1:7,CDKN2A:7,MLL3:6,CDH1:6,USP9X:6,CREBBP:5,PTEN:5,CDK12:5,ATM:5,MGA:5,CIC:5,NSD1:5,SCAF4:4,ATF7IP:4,MAP3K1:4,TCF12:4,ARID2:4,SIN3A:4,SETD2:4,BRCA2:3,ZC3H13:3,MLL2:3,TGFBR2:3,EP300:3,THRAP3:3,RB1:3,PPM1D:3,KMT2A:3,PIK3R1:3,SMAD4:3,ZNF750:3,CHD3:3,CUL3:3,ARHGAP35:3,CDKN1A:2,LATS1:2,ELF3:2,CHD8:2,CTCF:2,STAG2…	SMAD4:44,CHD3:41,ZC3H13:40,RPL22:39,RB1:38,MAP2K4:36,GATA3:36,KLF5:35,PSIP1:35,KLF6:35,CHD8:34,CDKN2A:34,BMPR1A:34,KDM6A:33,PIK3R1:33,ARID1A:32,ATXN3:32,PGR:32,RPL5:31,SMAD2:31,BCOR:31,BRCA2:30,THRAP3:30,XPO4:30,PTEN:30,WAC:30,FTSJD1:30,BRD7:30,EPHA2:29,DDX3X:29,ZC3H18:29,MAX:28,CNOT1:28,CBFB:28,ARID1B:27,NCOR1:27,PBRM1:27,YLPM1:27,VHL:26,CDH1:26,LATS1:25,TGFBR2:25,EP300:24,TRAF3:24,MAP3K1:24,RTF…	TP53:19,PTEN:10,FUBP1:6,PBRM1:5,ATM:4,VHL:4,NSD1:3,SMAD4:3,APC:3,KDM6A:2,NF1:2,ARHGAP35:2,RASA1:2,SETD2:2,ARID1A:2,KMT2A:2,MLL:2,RB1:2,AXIN1:2,BRCA2:1,JAK1:1,THRAP3:1,CREBBP:1,TGFBR2:1,CTCF:1,PSIP1:1,NF2:1,DYRK1A:1,BAP1:1,GPS2:1,CIC:1,EPHA2:1,TSC1:1,BRD7:1,NCOR1:1,ATF7IP:1,CTNND1:1,LATS1:1,PGR:1	13:35,10:33,21:28,22:27,14:27,15:24,18:20,9:17,11:12,4:12,3:10,16:10,6:7,1:6,2:6,5:6,17:5,19:4	7:45,20:41,12:21,8:18,16:12,5:12,21:10,2:10,17:10,19:9,13:9,14:7,1:5,3:4,22:4,4:3,9:3,15:2,6:2,11:1	8p:42,17p:40,1p:34,3p:34,18q:27,16q:26,5q:25,4q:23,9p:20,6q:17,10q:13,19q:13,4p:11,11p:9,11q:9,6p:7,19p:5,10p:5,3q:3,2p:2,16p:2,18p:2,2q:1,12q:1,12p:1,9q:1	8q:42,5p:34,3q:31,1q:30,12p:19,7p:17,17q:12,20q:11,7q:10,18p:9,6p:8,10p:6,16p:6,2p:4,19p:4,19q:3,12q:3,11q:3,5q:2,2q:2,20p:2,9q:2,8p:2,18q:1,1p:1,16q:1,9p:1,4p:1	TP53:83,EGFR:60,PIK3CA:58,SMAD4:50,TRRAP:46,MET:46,7:45,ATR:45,TP63:45,PTEN:45,CHD3:44,13:44,8p:44,ARID1A:43,ZC3H13:43,POLQ:43,MYC:43,RB1:43,8q:42,RPL22:41,20:41,CDKN2A:41,RAC1:41,17p:40,21:38,MAP2K4:37,GTF2I:37,KDM6A:37,GATA3:37,CHD8:36,PSIP1:36,PIK3R1:36,KLF6:36,KLF5:35,NCOR1:35,1p:35,PGR:35,COL1A2:35,KRAS:35,CUL1:34,BRCA2:34,PBRM1:34,THRAP3:34,5p:34,3q:34,BMPR1A:34,FAT1:34,14:34,3p:34,ATXN3:33…
50-54	IDH1:22,PIK3CA:17,BRAF:12,CTNNB1:9,ATR:7,SMARCA4:7,SF3B1:6,KEAP1:6,KRAS:6,GRM7:6,FAT4:5,EGFR:5,GNAQ:5,NRAS:4,FGFR2:4,TRRAP:4,EEF1A1:4,PCBP1:4,CACNA1E:4,FGFR3:3,HRAS:3,ERBB3:3,ERBB4:3,SI:3,CRB1:3,MTOR:3,COL11A1:3,EIF1AX:3,COL3A1:2,SPOP:2,GRIN2A:2,DICER1:2,ERBB2:2,PIK3R2:2,SOS1:2,MYH2:2,GNAS:2,RHOA:2,DDR2:2,IDH2:2,EPAS1:2,CHD4:2,POLQ:2,NFE2L2:2,COL1A2:2,FOXA1:2,GTF2I:2,GNA11:2,TNNI3K:1,U2AF1:1,KAT8…	MYC:85,MET:79,EGFR:71,RAC1:65,TRRAP:62,ATR:60,TP63:60,GTF2I:59,PIK3CA:55,BRAF:52,COL1A2:52,PLCG1:51,CUL1:50,PIK3R2:47,POLQ:46,PIK3CB:45,KEAP1:44,CCND1:44,CDK4:41,GNA13:41,RBM39:39,KRAS:39,G6PD:38,GNAS:37,MAPK1:37,MAP2K2:36,SLC27A5:36,PTPN11:35,FLT4:34,SMARCA4:34,GNA11:34,ERCC2:33,KRT15:33,ERBB3:33,ERBB2:32,GRIN2A:30,DDR2:30,RAF1:30,RXRA:30,NFE2L2:30,CRB1:29,TDG:28,MYH9:28,STAT3:28,ACVR1:28,PPP2R1…	EGFR:12,KRAS:6,PIK3CA:6,NFE2L2:5,FGFR3:3,POLQ:3,ATR:2,BRAF:2,MYH9:2,TP63:2,MET:2,CTNNB1:2,COL11A1:2,CACNA1E:2,FLT4:1,GNAS:1,SMARCA4:1,FAT4:1,HRAS:1,COL1A2:1,DDR2:1,ESR1:1,ERBB2:1,TRRAP:1,KRT15:1,SCN2A:1,FGFR2:1,AMD1:1,MYC:1,FOXA1:1	TP53:68,KMT2D:20,FAT1:13,ARID1A:13,CDKN2A:12,ATRX:10,APC:10,KMT2C:9,BRCA2:8,CIC:8,NF1:8,NIPBL:8,SETD2:8,NOTCH1:8,FBXW7:7,NSD1:7,ARID2:6,EP300:6,MGA:6,CREBBP:6,CUL3:5,ASXL1:5,ATM:5,SCAF4:5,KDM6A:4,ZFP36L2:4,BRCA1:4,EPHA2:4,ARID1B:4,KMT2B:4,USP9X:4,PIK3R1:4,PTEN:4,CHD8:4,ZC3H13:4,TSC1:3,PTCH1:3,CDH1:3,TP53BP1:3,DDX3X:3,STAG2:3,SOX9:3,PBRM1:3,SIN3A:3,BRD7:3,IRF6:3,TCF12:3,SMARCA1:3,BMPR1A:3,ARHGAP35…	CDKN2A:70,PSIP1:70,RPL22:59,PGR:59,ZC3H13:57,ATM:57,RB1:56,PTEN:55,GATA3:55,BMPR1A:54,MAP2K4:52,SMAD4:51,SMAD2:51,MLL:50,CHD3:49,KLF5:49,EPHA2:48,BRCA2:47,FTSJD1:46,KDM6A:46,XPO4:46,PIK3R1:45,ATXN3:45,GPS2:45,LATS1:44,SETD2:44,VHL:43,RPL5:43,THRAP3:42,TTK:42,YLPM1:42,CCAR1:42,DDX3X:41,TGFBR2:41,RTF1:41,RASA1:41,CHD8:41,ARID1B:40,FBXW7:40,NCOR1:40,ARID1A:40,CUL3:40,DYRK1A:40,WAC:40,BRD7:39,CBWD3:3…	TP53:26,VHL:12,PTEN:10,PBRM1:8,SMAD4:5,RB1:5,APC:5,NF1:4,BAP1:4,BCOR:3,FUBP1:3,CIC:3,STK11:2,ARID2:2,PIK3R1:2,ARID1A:2,FAT1:2,PGR:2,KMT2C:2,MLL3:2,B2M:2,KMT2A:2,MLL:2,CHD8:2,ZC3H13:2,TSC1:1,GPS2:1,STAG2:1,EP300:1,HNRNPDL:1,HNRPDL:1,RBM10:1,KDM6A:1,PPM1D:1,NSD1:1,RASA1:1,CHEK2:1,NOTCH1:1,SETD2:1,ACVR2A:1,MAP2K4:1,MAP3K1:1,JAK1:1,MYCL:1,MYCL1:1,PSIP1:1,ZC3H18:1,BRD7:1,ARID1B:1,ATM:1,DYRK1A:1,FBXW7:…	13:46,21:44,14:41,10:39,4:34,18:31,15:30,9:25,22:22,11:13,3:10,6:9,1:8,16:8,17:7,2:6,19:4,5:4	7:72,20:54,12:25,16:20,19:20,8:19,17:18,5:17,21:12,13:11,2:11,14:11,22:7,3:6,11:5,15:3,6:3,1:2,9:2,18:2,4:1	8p:66,3p:61,17p:59,9p:46,1p:42,6q:40,5q:38,18q:35,16q:27,10q:26,4p:21,11q:21,11p:17,4q:17,19q:16,19p:11,10p:10,3q:7,9q:6,6p:5,18p:4,2q:2,12p:2	8q:62,5p:51,1q:44,3q:43,20q:23,7p:21,17q:21,2p:20,12p:19,18p:15,19q:15,6p:14,9q:11,16p:10,10p:9,7q:8,20p:5,19p:4,12q:3,2q:3,5q:2,4p:2,11q:2,8p:2,16q:1,4q:1,9p:1	TP53:122,EGFR:88,MYC:87,CDKN2A:82,MET:81,PIK3CA:78,7:72,PSIP1:71,ATR:69,PTEN:69,8p:68,TRRAP:67,BRAF:66,RAC1:65,ZC3H13:63,ATM:63,8q:62,TP63:62,RB1:61,3p:61,GTF2I:61,PGR:61,RPL22:60,17p:59,SMAD4:58,13:57,BMPR1A:57,VHL:56,21:56,GATA3:56,BRCA2:55,ARID1A:55,COL1A2:55,20:54,MAP2K4:53,SETD2:53,EPHA2:52,MLL:52,14:52,CHD3:51,KDM6A:51,CUL1:51,SMAD2:51,PLCG1:51,POLQ:51,PIK3R1:51,5p:51,KRAS:51,KEAP1:50,KLF5:…
55-59	CTNNB1:21,PIK3CA:20,SMARCA4:16,ERBB3:10,NFE2L2:10,SI:9,CACNA1E:9,KRAS:9,MYH2:9,SPOP:9,SOS1:8,FGFR3:8,POLQ:8,IDH1:8,COL11A1:8,KEAP1:8,GNAS:8,MTOR:7,CHD4:7,ATR:6,CRB1:6,BRAF:6,EGFR:5,MYC:5,SF3B1:5,HRAS:5,DDR2:5,GNA11:5,RHOA:4,CUL1:4,GTF2I:4,IL1RAPL2:4,KIT:4,FGFR2:4,ERBB4:4,MYH9:3,FOXA1:3,TRRAP:3,NRAS:3,EPAS1:3,GRIN2A:3,EEF1A1:3,COL3A1:3,FAT4:3,CDK4:2,PCBP1:2,PTPN11:2,SOX17:2,FLT4:2,RRAS2:2,MAP2K1:2…	MYC:117,EGFR:110,RAC1:101,MET:100,TP63:88,TRRAP:84,CUL1:83,GTF2I:82,POLQ:77,BRAF:75,COL1A2:75,PLCG1:73,PIK3CA:72,GNA13:68,KRT15:68,ATR:66,CDK4:64,RBM39:64,GNAS:63,KRAS:62,H3F3A:60,ERBB2:59,PIK3CB:57,G6PD:56,RXRA:56,CCND1:56,DDR2:52,KEAP1:52,CRB1:51,SLC27A5:48,ERCC2:45,ACVR1:45,PCBP1:45,CACNA1E:45,HIST2H2BE:44,PTPN11:44,SPOP:44,ERBB3:44,IDH1:44,MAP2K2:43,NFE2L2:43,RHOB:42,GNA11:41,PPP6C:39,EPAS1:3…	PIK3CA:12,EGFR:12,TRRAP:6,KRAS:6,NFE2L2:5,POLQ:5,ATR:4,COL1A2:4,BRAF:4,CRB1:3,CTNNB1:3,PLCG1:3,COL11A1:3,ERBB2:2,MYH9:2,TP63:2,GRIN2A:2,FLT4:2,MET:2,PCBP1:1,FGFR2:1,KRT15:1,MAP2K2:1,DICER1:1,FGFR3:1,KIT:1,ERCC2:1,ERBB4:1,COL3A1:1,MYC:1,DDR2:1,ERBB3:1,SCN2A:1,TDG:1,AKT1:1,NRAS:1,RBM39:1,HEPH:1,SOS1:1	TP53:87,KMT2D:30,KMT2C:28,ARID1A:20,APC:19,FAT1:16,CDKN2A:15,ATM:13,SETD2:13,KDM6A:12,MLL3:12,ARID2:11,NIPBL:11,PGR:10,ARID1B:10,ATF7IP:10,NF1:10,NSD1:9,MLL2:9,AXIN2:9,MGA:9,KMT2A:8,EP300:8,PBRM1:8,PTEN:8,KANSL1:8,CREBBP:8,PIK3R1:8,ASXL1:7,CASP8:7,KMT2B:7,NOTCH1:7,SIN3A:7,PTCH1:7,BRCA2:7,NCOR1:7,ATRX:7,ZNF750:6,CDK12:6,USP9X:6,FBXW7:6,ZC3H13:6,ZFP36L2:6,ARHGAP35:6,MAP3K1:6,HLA-B:6,TBX3:6,CHD8:6,S…	CDKN2A:104,ZC3H13:96,PTEN:92,RB1:89,PSIP1:85,MAX:80,SMAD2:75,BRCA2:73,CHD3:73,GATA3:73,BMPR1A:73,KLF5:72,MAP2K4:72,PIK3R1:72,GPS2:70,MLL:69,SMAD4:69,PGR:69,LATS1:68,ZC3H18:66,ATM:66,ATXN3:65,FTSJD1:65,BAP1:65,CHEK2:64,ARID1B:63,TTK:62,EP300:61,DYRK1A:61,XPO4:61,CHD8:60,EPHA2:60,B2M:60,CCAR1:60,KLF6:59,NCOR1:59,WAC:59,NF2:58,RPL22:58,RPL5:58,BCOR:57,KDM6A:57,MAP3K1:57,VHL:56,YLPM1:55,IRF2:55,BRD7:…	TP53:40,PTEN:18,VHL:10,SETD2:9,APC:8,PBRM1:8,FAT1:7,RB1:7,NF1:7,BAP1:5,ARID1A:5,ATM:4,NCOR1:4,CREBBP:4,NSD1:4,SMAD4:4,KMT2A:4,MLL:4,STK11:4,KDM6A:3,STAG2:3,EP300:3,AXIN1:3,LATS1:3,ARID2:3,ATRX:3,EPHA2:2,KMT2D:2,MLL2:2,B2M:2,ZC3H13:2,FBXW7:2,KMT2C:2,MLL3:2,PGR:2,BRCA2:2,NF2:2,CDH1:2,SIN3A:2,TP53BP1:1,RBM10:1,ELF3:1,ARHGAP35:1,DHX15:1,BRE:1,AJUBA:1,USP9X:1,CUL3:1,CCAR1:1,ARID1B:1,KANSL1:1,KIAA1267:…	13:72,21:66,14:64,10:63,18:55,22:53,15:50,4:47,9:41,11:28,6:21,16:18,1:12,2:11,17:10,3:10,19:6,5:4	7:98,20:81,16:27,8:23,12:23,19:23,5:22,17:20,2:20,13:19,22:15,21:10,14:10,9:9,1:6,3:5,6:4,4:3,11:2,15:1	8p:125,17p:97,3p:90,5q:69,9p:55,1p:53,6q:53,18q:47,19p:39,10q:39,16q:39,11q:32,4p:31,4q:24,11p:12,9q:11,6p:9,10p:8,2q:7,3q:5,16p:4,19q:3,12p:3,20p:2,2p:1,18p:1	8q:99,1q:76,5p:60,3q:55,20q:39,17q:38,7p:36,6p:27,12p:25,18p:22,2p:21,19q:18,9q:17,10p:16,16p:15,20p:12,7q:10,12q:5,19p:4,4p:3,5q:3,9p:2,2q:2,17p:2,3p:2,11q:1	TP53:169,EGFR:127,8p:125,MYC:123,CDKN2A:119,PTEN:118,ZC3H13:104,PIK3CA:104,MET:102,RAC1:101,RB1:100,17p:99,8q:99,7:98,TRRAP:93,3p:92,13:91,TP63:91,POLQ:90,CUL1:87,GTF2I:86,PSIP1:86,BRAF:85,ATM:83,BRCA2:82,MAX:81,20:81,PGR:81,PIK3R1:80,COL1A2:80,SMAD2:78,PLCG1:77,KRAS:77,ARID1A:77,ATR:76,CHD3:76,SMAD4:76,21:76,1q:76,MLL:75,MAP2K4:75,BMPR1A:75,ARID1B:74,GATA3:74,KLF5:74,BAP1:74,14:74,LATS1:73,EP300…
60-64	PIK3CA:26,KRAS:21,CTNNB1:15,SMARCA4:14,SI:14,BRAF:14,KEAP1:14,IDH1:12,GNAS:10,MYH2:10,COL11A1:10,HRAS:9,SPOP:9,GRM7:8,CHD4:8,MTOR:8,ATR:7,POLQ:7,GNAQ:7,FOXA1:7,FGFR3:6,ERBB2:6,GTF2I:6,FAT4:6,ERBB3:6,NFE2L2:6,COL1A2:6,SF3B1:6,CRB1:5,CUL1:5,PTPN11:5,NRAS:5,ESR1:5,EGFR:5,GRIN2A:5,ERBB4:5,TRRAP:4,MAP2K1:4,EPAS1:4,KDR:4,KIT:4,WT1:4,DICER1:4,COL3A1:4,FGFR2:3,MAPK1:3,RHOA:3,MYH9:3,U2AF1:3,PPP2R1A:3,CACN…	MYC:128,MET:128,EGFR:121,RAC1:107,TP63:99,TRRAP:96,CUL1:88,ATR:85,BRAF:84,GTF2I:83,COL1A2:83,PIK3CA:82,POLQ:81,PLCG1:77,KRT15:72,ERBB2:71,H3F3A:71,GNAS:69,RBM39:68,CDK4:67,HIST2H2BE:67,SLC27A5:63,GNA13:62,G6PD:61,PIK3CB:61,CACNA1E:59,KAT8:58,TDG:58,KEAP1:55,KRAS:55,DDR2:53,CRB1:53,RXRA:52,MAP2K2:49,PTPN11:49,RAF1:48,ERBB3:48,NFE2L2:47,GNA11:46,STAT3:46,FOXA1:46,ERCC2:45,PCBP1:45,U2AF1:44,SOX17:44…	EGFR:11,CACNA1E:9,KRAS:9,NFE2L2:6,PIK3CA:5,ERBB3:5,ERBB2:5,BRAF:5,COL11A1:4,TP63:4,MET:3,ATR:3,PLCG1:3,COL1A2:3,SCN2A:3,CUL1:3,COL3A1:3,CRB1:3,FGFR3:2,POLQ:2,SLC27A5:2,IDH1:2,ACVR1:2,TDG:2,RET:2,DDR2:2,TRRAP:2,KEAP1:2,GRIN2A:2,PIK3R2:1,GTF2I:1,IDH2:1,FOXA1:1,PIK3CB:1,CTNNB1:1,SMARCA4:1,EPAS1:1,FLT4:1,PCBP1:1,KRT15:1,KDR:1,MTOR:1,MYH9:1,FAT4:1,HRAS:1,NRAS:1,RHOA:1,CHD4:1,ERBB4:1,SF3B1:1	TP53:92,FAT1:32,KMT2D:29,KMT2C:28,APC:22,ARID1A:21,CREBBP:16,ATM:15,NSD1:15,SCAF4:13,NF1:13,SETD2:12,ATRX:12,ARHGAP35:11,MGA:11,KMT2A:11,ARID2:11,KMT2B:10,PTCH1:10,STAG2:10,CDKN2A:10,KDM6A:10,KANSL1:10,NCOR1:10,PTEN:10,KDM5C:10,MLL3:9,NOTCH1:9,CHD8:9,USP9X:9,RNF43:9,CUL3:9,FBXW7:8,AMER1:8,CDKN1A:8,BRCA2:8,ARID1B:8,CDK12:8,PIK3R1:8,RASA1:8,EP300:7,ELF3:7,RB1:7,ZNF750:7,CHD3:7,GATA3:7,CIC:7,NIPBL:7…	CDKN2A:110,PIK3R1:109,ZC3H13:105,PSIP1:102,PTEN:93,RB1:89,MAP2K4:88,SMAD2:88,SMAD4:84,LATS1:83,CHD3:82,KLF5:81,TTK:81,MAP3K1:80,GATA3:78,PGR:77,VHL:76,XPO4:75,NCOR1:74,ARID1B:73,GPS2:72,APC:72,BMPR1A:71,RASA1:71,ATXN3:68,KDM6A:67,FTSJD1:67,SETD2:66,DYRK1A:66,ATM:65,MLL:65,BRCA2:65,TP53BP1:65,EP300:64,PBRM1:64,TGFBR2:64,ARID1A:63,MAX:63,B2M:62,CBFB:62,KLF6:60,RNF111:60,RTF1:60,JAK1:60,BRD7:60,WAC:…	TP53:50,RB1:13,PTEN:12,PBRM1:10,APC:8,SETD2:8,RASA1:7,ATM:7,SMAD4:7,VHL:7,BAP1:5,FAT1:5,KMT2D:5,MLL2:5,NSD1:5,NF2:5,NF1:4,ARID2:4,LATS1:4,MAP3K1:4,BRCA2:4,STK11:4,TSC1:3,ARID1A:3,KDM6A:3,GPS2:3,CREBBP:3,FUBP1:3,CNOT1:3,NOTCH1:3,CIC:3,ATRX:3,CUL3:3,BRD7:2,FBXW7:2,AXIN1:2,NAA15:2,CDKN2A:2,KMT2C:2,MLL3:2,DHX15:2,YLPM1:2,RTF1:2,HLA-A:2,CHEK2:2,ARID1B:2,TP53BP1:2,MGA:2,JAK1:1,AJUBA:1,RNF43:1,TBX3:1,NI…	13:81,22:75,14:69,18:68,15:63,21:62,4:58,9:57,10:50,11:32,6:20,3:14,17:14,19:11,16:10,1:9,2:9,5:3,8:1,12:1	7:109,20:97,12:36,8:36,16:30,17:29,5:25,13:23,21:20,19:19,2:18,3:17,22:16,14:11,9:8,1:6,6:4,11:3,15:3,4:2,18:1	17p:119,8p:119,3p:79,5q:77,6q:72,9p:64,1p:60,16q:60,18q:55,19p:41,10q:36,4p:31,11p:28,4q:21,11q:14,10p:14,6p:10,9q:9,16p:6,18p:6,2q:5,19q:5,3q:3,20p:3,12q:2,2p:2,12p:1	1q:92,8q:86,5p:85,3q:54,17q:33,7p:32,6p:32,20q:30,18p:28,2p:27,12p:23,16p:22,19q:21,9q:14,7q:14,10p:12,20p:12,11q:9,12q:8,19p:7,4q:3,2q:2,3p:2,17p:2,9p:1,16q:1,5q:1,4p:1,18q:1,8p:1	TP53:188,EGFR:137,MET:134,MYC:128,CDKN2A:122,17p:121,8p:120,PIK3R1:117,PTEN:115,ZC3H13:113,PIK3CA:113,RB1:109,7:109,RAC1:108,PSIP1:105,TP63:105,13:104,BRAF:103,TRRAP:102,APC:102,20:97,CUL1:96,ATR:95,SMAD4:93,SMAD2:93,1q:92,COL1A2:92,22:91,POLQ:90,GTF2I:90,CHD3:89,MAP2K4:89,FAT1:89,LATS1:88,ATM:87,ARID1A:87,SETD2:86,MAP3K1:86,RASA1:86,8q:86,KLF5:85,NCOR1:85,VHL:85,5p:85,GATA3:85,KRAS:85,ARID1B:83,…
65-69	PIK3CA:33,CTNNB1:23,BRAF:19,NFE2L2:18,KRAS:16,SI:16,SPOP:15,KEAP1:15,CACNA1E:13,ERBB3:10,SF3B1:10,COL11A1:10,MTOR:10,FGFR3:9,EEF1A1:9,MYH2:9,SOS1:9,IDH1:9,NRAS:9,FAT4:9,TRRAP:8,ATR:8,COL1A2:8,ERBB2:7,ERCC2:7,FOXA1:7,EGFR:7,GRM7:6,MYH9:6,CHD4:6,PPP2R1A:6,SMARCA4:6,GRIN2A:6,ERBB4:5,GNAS:5,POLQ:5,CRB1:5,RBM39:4,PTPN11:4,ESR1:4,GTF2I:4,RHOA:4,GNA11:4,GNAQ:4,FLT4:4,KIT:4,RXRA:3,PIK3R2:3,KDR:3,RHOB:3,F…	MYC:145,EGFR:132,TP63:131,MET:118,RAC1:116,POLQ:110,BRAF:104,CUL1:100,ATR:98,TRRAP:94,GTF2I:93,COL1A2:87,PIK3CA:84,PLCG1:80,PIK3CB:73,KRT15:72,H3F3A:70,KRAS:69,ERBB2:69,CCND1:67,CDK4:66,RBM39:65,GNAS:64,HIST2H2BE:62,CACNA1E:61,DDR2:59,KEAP1:58,GNA13:58,CRB1:58,FOXA1:56,SOX17:55,SOS1:54,RXRA:53,ERCC2:53,COL3A1:53,MAP2K1:53,G6PD:53,SLC27A5:52,AKT1:51,SMAD3:51,TDG:50,NFE2L2:48,MAPK1:47,IDH2:47,PIK3R…	PIK3CA:19,EGFR:15,KRAS:8,CACNA1E:7,TRRAP:7,SCN2A:6,POLQ:5,COL1A2:5,MET:4,CTNNB1:4,DDR2:4,PLCG1:4,MYH9:4,ERBB2:3,ERBB3:3,SMARCA4:3,DICER1:3,NFE2L2:3,COL11A1:3,BRAF:2,CUL1:2,FGFR3:2,KRT15:2,TP63:2,FOXA1:2,G6PD:2,GRIN2A:2,ATR:2,CRB1:2,KEAP1:2,NRAS:2,GNA13:1,FGFR2:1,RBM39:1,CHD4:1,WT1:1,HIST2H2BE:1,MAP2K2:1,MYC:1,RET:1,RAC1:1,MTOR:1,FLT4:1,SMAD3:1,SF3B1:1,SF1:1,LZTR1:1,AKT1:1,SOS1:1	TP53:115,KMT2D:40,APC:29,ARID1A:25,CREBBP:24,CDKN2A:24,KMT2C:23,FAT1:21,KDM6A:20,MGA:16,KMT2B:16,ARID2:15,BRCA2:15,NOTCH1:14,NCOR1:14,NSD1:14,ATM:13,KANSL1:13,EP300:13,NF1:13,NIPBL:13,AMER1:12,MLL3:11,SETD2:11,PTCH1:10,CUL3:10,ARHGAP35:10,PTEN:10,ATRX:10,CDKN1A:9,ZFP36L2:9,KMT2A:9,CHD3:9,RNF43:9,FBXW7:9,SOX9:9,GATA3:8,PBRM1:8,CDK12:8,TSC1:8,PPM1D:8,TBX3:8,ARID1B:8,DYRK1A:8,CDH1:7,CHD8:7,STAG2:7,P…	PTEN:115,CDKN2A:113,PSIP1:109,RB1:108,ZC3H13:105,PIK3R1:101,CHD3:95,MAP2K4:94,GPS2:94,SMAD4:91,GATA3:91,KLF5:88,NCOR1:85,SMAD2:84,FTSJD1:78,KLF6:78,MLL:77,BMPR1A:76,ATM:75,WAC:75,MAP3K1:74,MAX:74,PGR:74,KDM6A:73,DYRK1A:73,SETD2:71,EP300:71,TGFBR2:71,NF2:70,RPL22:69,BRCA2:67,ARID1B:67,TTK:67,BCOR:66,RPL5:66,PBRM1:65,TSC1:64,IRF2:64,BRD7:64,RASA1:64,FBXW7:63,LATS1:63,VHL:63,PTCH1:61,ATRX:61,BAP1:61…	TP53:55,PTEN:15,APC:12,PBRM1:10,RB1:9,FAT1:7,STK11:6,SMAD4:6,NSD1:6,KMT2C:5,MLL3:5,VHL:5,BRCA2:5,NCOR1:4,PSIP1:4,NOTCH1:4,TCF12:4,NF1:4,RASA1:4,KDM6A:3,ATM:3,NF2:3,TGFBR2:3,BAP1:3,ARID1B:3,CDH1:3,JAK1:3,CMTR2:3,FTSJD1:3,IRF2:3,ARID1A:3,CREBBP:2,FBXW7:2,KMT2A:2,MLL:2,B2M:2,PIK3R1:2,MAP2K4:2,MGA:2,BRD7:2,CDKN1B:2,CNOT1:1,STAG2:1,BMPR1A:1,PTCH1:1,MSH2:1,TBL1XR1:1,MAX:1,PGR:1,ZFP36L2:1,INPPL1:1,SMARC…	21:86,13:84,4:70,14:68,10:66,18:65,22:65,9:56,15:48,11:28,6:16,16:14,19:12,3:11,17:9,2:7,5:7,1:6,12:2	7:103,20:78,8:26,12:23,13:23,22:22,17:21,16:20,19:20,5:18,21:17,14:13,2:12,3:11,9:8,15:5,1:5,11:5,6:2,18:2,4:1	8p:150,17p:135,3p:106,5q:85,6q:70,1p:67,16q:61,9p:60,18q:56,4p:44,10q:42,19p:36,11p:30,11q:25,4q:23,10p:23,9q:17,2q:9,16p:9,3q:7,6p:6,19q:4,12p:2,18p:1,12q:1,20p:1	8q:124,1q:99,5p:91,3q:76,7p:54,20q:48,17q:40,12p:38,6p:35,2p:34,18p:30,20p:24,7q:23,19q:23,16p:20,10p:18,9q:17,19p:9,3p:7,12q:6,2q:4,4p:3,11q:3,11p:2,9p:2,17p:2,4q:1,16q:1,18q:1,5q:1	TP53:220,EGFR:154,8p:150,MYC:148,PTEN:140,CDKN2A:137,17p:137,PIK3CA:136,TP63:134,BRAF:125,8q:124,MET:124,POLQ:120,RAC1:120,RB1:120,PSIP1:116,ZC3H13:113,3p:113,TRRAP:109,PIK3R1:108,ATR:108,13:107,CUL1:104,CHD3:104,NCOR1:103,7:103,21:103,SMAD4:101,COL1A2:100,1q:99,GATA3:99,MAP2K4:98,APC:98,GTF2I:97,KDM6A:96,GPS2:94,KRAS:93,KLF5:92,ATM:91,5p:91,PLCG1:87,FAT1:87,22:87,BRCA2:87,5q:86,SMAD2:86,ARID1A:8…
70-74	PIK3CA:25,CTNNB1:24,KRAS:18,KEAP1:18,SI:13,POLQ:13,SMARCA4:13,MTOR:13,BRAF:13,NFE2L2:10,MYH2:10,CRB1:10,ATR:9,ERBB3:8,CACNA1E:8,FAT4:7,CHD4:7,SF3B1:7,FGFR3:7,ERBB4:7,FOXA1:7,KIT:6,GNAS:6,IDH1:6,RHOA:5,TRRAP:5,SOS1:5,FLT4:5,ERBB2:5,GRM7:5,HRAS:5,EPAS1:5,COL3A1:4,SOX17:4,MET:4,COL11A1:4,MAP2K1:4,SPOP:4,EGFR:4,KDR:4,HEPH:4,EEF1A1:4,COL1A2:4,GNAQ:4,RXRA:3,MYH9:3,FGFR2:3,DICER1:3,NRAS:3,SCN2A:3,GRIN2A…	MYC:110,EGFR:106,MET:104,TP63:91,TRRAP:86,RAC1:86,CUL1:81,POLQ:77,PIK3CA:75,RBM39:75,COL1A2:74,GTF2I:69,ATR:69,PLCG1:68,BRAF:68,H3F3A:67,CACNA1E:64,ERBB2:60,TDG:60,KRT15:60,KRAS:59,CRB1:58,GNA13:56,HIST2H2BE:55,GNAS:54,DDR2:54,CDK4:53,RAF1:49,IDH1:48,ERBB3:47,G6PD:47,CCND1:46,PIK3CB:44,PTPN11:41,COL3A1:40,FOXA1:39,SOS1:39,STAT3:39,SLC27A5:39,KEAP1:39,MAPK1:39,NFE2L2:38,FLT4:38,SMAD3:37,KAT8:36,PP…	KRAS:11,EGFR:9,BRAF:8,TRRAP:6,PIK3CA:5,FGFR3:4,COL11A1:4,COL1A2:3,FOXA1:3,ERBB2:3,POLQ:3,CACNA1E:3,PLCG1:3,NFE2L2:3,HRAS:2,TP63:2,SMARCA4:2,SCN2A:2,GNAS:2,CRB1:2,COL3A1:2,PIK3R2:2,MET:2,SLC27A5:1,PCBP1:1,PPP6C:1,SF1:1,HIST2H2BE:1,G6PD:1,RHOA:1,NRAS:1,MYC:1,MAPK1:1,SOS1:1,SF3B1:1,ERCC2:1,PTPN11:1,DDR2:1,STAT3:1,U2AF1:1,WT1:1,WTAP:1,ERBB4:1,KEAP1:1,GNA13:1,GTF2I:1,DICER1:1,KRT15:1,TNNI3K:1,RAC1:1,F…	TP53:80,KMT2D:36,APC:29,KMT2C:27,ARID1A:25,ATM:21,KMT2A:18,FAT1:18,BRCA2:17,KMT2B:17,NF1:17,MGA:16,MLL2:16,ARID2:16,CREBBP:15,KDM6A:15,STAG2:14,FBXW7:13,EP300:13,CDKN2A:13,NOTCH1:13,SETD2:12,MLL3:12,NCOR1:12,ATF7IP:10,ARID1B:10,NSD1:10,PBRM1:10,PIK3R1:10,CDK12:10,CTCF:10,CTNND1:10,ARHGAP35:9,USP9X:9,NIPBL:9,PTCH1:9,PTEN:9,CHD8:8,ATRX:8,DNMT3A:8,RBM10:8,RNF43:8,CASP8:7,ASXL1:7,BCOR:7,CHD3:7,MSH6:7…	CDKN2A:87,PSIP1:74,PTEN:72,CHD3:70,MAP2K4:68,ZC3H13:68,RPL22:67,GPS2:67,PIK3R1:67,NF2:65,SMAD4:61,SMAD2:60,ARID1B:58,MAX:58,NCOR1:57,DYRK1A:57,ATXN3:56,KLF6:56,MAP3K1:55,PTCH1:55,PGR:55,BAP1:54,RB1:54,STK11:54,BMPR1A:53,LATS1:53,TGFBR2:53,MLL:52,GATA3:52,APC:49,ARID1A:49,CHD8:48,RASA1:48,SETD2:48,FTSJD1:48,CBWD3:47,AJUBA:46,B2M:46,TCF12:46,ATM:45,XPO4:44,YLPM1:44,WAC:44,KLF5:44,JAK1:43,RPL5:43,EP…	TP53:45,PBRM1:11,PTEN:10,APC:9,NCOR1:7,RB1:7,EP300:7,VHL:7,ARID1A:5,FAT1:5,BAP1:5,SETD2:5,STK11:5,KMT2C:4,MLL3:4,PSIP1:4,TSC1:4,ATM:4,NF1:4,KMT2A:3,MLL:3,RASA1:3,TP53BP1:3,DYRK1A:3,NOTCH1:3,USP9X:3,CIC:2,STAG2:2,BMPR2:2,RNF111:2,SMAD4:2,CREBBP:2,ARID2:2,BRCA2:2,JAK1:2,THRAP3:2,ACVR2A:2,MAP2K4:2,CDKN1A:1,CDKN1B:1,CASP8:1,CUL3:1,BMPR1A:1,GPS2:1,KDM6A:1,ARID1B:1,PTCH1:1,NSD1:1,TGFBR2:1,KMT2D:1,MLL2:…	4:69,21:68,13:67,22:64,14:60,9:58,10:54,18:50,15:49,6:23,16:20,3:16,11:15,19:12,17:8,2:7,5:5,12:1	7:97,20:94,12:33,8:32,13:29,16:25,5:22,17:16,3:15,21:15,22:14,2:12,1:9,19:8,9:8,18:6,14:5,15:5,6:4,11:3	17p:112,8p:98,5q:81,3p:67,1p:64,6q:51,16q:47,9p:41,18q:36,11p:34,19p:34,10q:27,4p:23,4q:21,9q:18,11q:18,10p:10,16p:9,6p:9,18p:5,19q:4,3q:4,2q:2,20p:2,2p:2,12p:2,1q:1,12q:1	1q:84,8q:81,5p:72,3q:43,17q:36,7p:30,20q:29,19q:27,18p:24,6p:24,12p:21,2p:20,10p:17,20p:15,16p:12,7q:10,12q:8,11q:7,19p:6,3p:5,2q:4,9q:4,4p:3,16q:2,9p:2,17p:2,5q:1	TP53:158,EGFR:119,17p:114,MYC:111,MET:110,PIK3CA:105,CDKN2A:100,8p:98,TRRAP:97,7:97,13:96,TP63:95,20:94,POLQ:93,PTEN:91,BRAF:89,RAC1:89,KRAS:88,APC:87,1q:85,CUL1:84,21:83,5q:82,COL1A2:81,8q:81,PSIP1:81,ARID1A:79,ATR:78,CHD3:78,22:78,PIK3R1:77,NCOR1:76,RBM39:75,CACNA1E:75,PLCG1:73,GTF2I:73,MAP2K4:73,ZC3H13:73,5p:72,3p:72,RPL22:71,NF2:70,ATM:70,CRB1:70,ARID1B:69,GPS2:69,4:69,H3F3A:69,ERBB2:68,RB1:6…
75-79	PIK3CA:19,KRAS:16,BRAF:13,FGFR3:9,SF3B1:9,SMARCA4:8,COL11A1:8,SI:8,ERBB3:7,POLQ:7,TRRAP:6,CRB1:6,GNAS:6,MTOR:6,KEAP1:6,KIT:5,ERBB4:5,CACNA1E:5,NRAS:5,CTNNB1:5,GNA11:5,SOS1:4,RXRA:4,DDR2:4,ATR:4,ERBB2:4,PLCG1:4,MYH2:4,FGFR2:4,NFE2L2:4,MYH9:3,RHOB:3,EEF1A1:3,COL1A2:3,RBM39:3,PIK3R2:3,KDR:3,CUL1:3,GRM7:3,FAT4:3,CHD4:3,GRIN2A:3,ERCC2:2,GNA13:2,U2AF1:2,RET:2,LZTR1:2,EPAS1:2,DICER1:2,SCN2A:2,IDH1:2,MAP…	EGFR:87,MET:71,MYC:67,RAC1:66,COL1A2:62,TP63:57,RBM39:56,TRRAP:55,PLCG1:50,KRT15:49,POLQ:48,CUL1:47,ERBB2:47,BRAF:46,CCND1:46,GTF2I:45,ATR:42,PIK3CA:41,KRAS:38,CACNA1E:38,CDK4:37,H3F3A:37,GNAS:36,HIST2H2BE:36,SOS1:36,ERBB3:35,PCBP1:34,GNA13:34,PIK3CB:33,DDR2:33,TDG:32,ERCC2:32,G6PD:32,IDH1:31,PPP2R1A:29,RAF1:29,MYH9:29,STAT3:28,EPAS1:27,SMAD3:27,LZTR1:27,SOX17:27,PTPN11:26,GNA11:26,GRIN2A:26,SF3B…	KRAS:9,MET:5,NFE2L2:5,ERBB2:4,PIK3CB:4,TRRAP:4,PIK3CA:4,CACNA1E:3,COL1A2:3,ATR:2,DDR2:2,CRB1:2,TP63:2,KIT:2,GRIN2A:2,DICER1:2,COL3A1:2,CTNNB1:2,POLQ:1,ERCC2:1,EPAS1:1,U2AF1:1,COL11A1:1,SMARCA4:1,MYC:1,MYH9:1,HIST2H2BE:1,MAPK1:1,EGFR:1,HRAS:1,BRAF:1,SCN2A:1,GNA13:1,MAP2K1:1,MTOR:1	TP53:63,KMT2D:30,KMT2C:26,ARID1A:22,KMT2B:20,ARID2:16,NF1:15,FAT1:15,ATM:14,KDM6A:13,CDKN2A:13,APC:13,BRCA2:12,FBXW7:12,MGA:11,MLL3:11,KMT2A:10,EP300:10,NSD1:10,AMER1:9,ZC3H13:8,RNF43:8,ACVR2A:8,RB1:7,CHD3:7,MLL2:7,CDK12:7,ARID1B:7,USP9X:7,CREBBP:7,ARHGAP35:6,STAG2:6,NIPBL:6,THRAP3:6,CHD8:6,CIC:6,ASXL1:6,MSH6:6,PTCH1:6,TSC1:5,FAM123B:5,KANSL1:5,ATRX:5,PTEN:5,SETD2:5,ATF7IP:5,AXIN2:5,SMARCA1:5,GAT…	PSIP1:61,CDKN2A:59,SMAD4:57,PIK3R1:55,MAP2K4:54,BMPR1A:50,CHD3:47,MAP3K1:46,NF2:45,SMAD2:45,SETD2:45,NCOR1:42,PTEN:42,GPS2:42,ATM:41,LATS1:41,ZC3H13:41,PBRM1:41,PGR:40,BAP1:40,TCF12:39,ARID1B:38,GATA3:38,VHL:38,RASA1:37,TTK:37,RTF1:37,NSD1:36,TP53BP1:36,MGA:36,ARID1A:35,DYRK1A:35,RNF111:35,TGFBR2:35,RPL22:35,ZC3H18:35,EP300:34,ATRX:34,KDM6A:34,ELL2:33,APC:33,PTCH1:33,WAC:33,FTSJD1:33,AXIN1:32,MLL…	TP53:28,APC:11,PTEN:8,PBRM1:7,ATM:5,RB1:5,CREBBP:4,KMT2A:4,MLL:4,VHL:4,KDM6A:3,ARID1A:3,SETD2:3,ARID1B:2,IRF2:2,PSIP1:2,NF1:2,KMT2C:2,MLL3:2,NF2:2,ZC3H13:2,FBXW7:2,PIK3R1:2,SMAD4:2,AJUBA:2,FAT1:2,CHD3:2,KMT2D:2,MLL2:2,CIC:2,TSC1:2,EP300:1,CHEK2:1,HLA-A:1,PTCH1:1,SIN3A:1,BRCA2:1,ACVR2A:1,GATA3:1,WAC:1,TGFBR2:1,MAX:1,RTF1:1,YLPM1:1,FUBP1:1,DYRK1A:1,KDM5C:1,STK11:1,CMTR2:1,FTSJD1:1,RASA1:1,B2M:1,RNF…	21:51,15:44,22:40,4:39,14:38,18:37,13:32,9:30,10:30,11:20,6:14,16:13,3:12,2:7,17:7,19:5,5:4,1:2,8:1,12:1	20:58,7:54,13:22,8:17,12:13,16:12,5:12,21:11,3:10,22:10,2:9,19:8,17:8,6:6,9:4,14:3,1:1,15:1	8p:77,17p:72,5q:57,3p:45,6q:40,1p:38,18q:36,9p:35,16q:34,19p:29,10q:28,11p:18,4q:17,4p:15,11q:14,9q:12,6p:9,16p:5,3q:5,2q:4,10p:4,12p:2,19q:1,18p:1,12q:1	8q:63,5p:54,1q:46,3q:32,7p:30,20q:23,6p:23,17q:21,2p:21,18p:16,12p:16,19q:12,7q:12,10p:11,20p:9,16p:7,9q:5,2q:5,4p:4,9p:2,16q:2,12q:1,5q:1,11q:1,4q:1,17p:1,19p:1	TP53:111,EGFR:90,8p:77,MET:76,17p:73,CDKN2A:72,COL1A2:68,MYC:68,PSIP1:67,RAC1:66,TRRAP:65,PIK3CA:64,KRAS:63,8q:63,SMAD4:63,21:62,BRAF:60,ARID1A:60,PIK3R1:60,TP63:60,ATM:60,RBM39:59,20:58,5q:58,MAP2K4:57,APC:57,POLQ:56,CHD3:56,ERBB2:55,PTEN:55,7:54,5p:54,PLCG1:54,BMPR1A:54,13:54,SETD2:53,PBRM1:52,ZC3H13:51,MAP3K1:51,CUL1:50,KRT15:50,KDM6A:50,22:50,NF2:49,ATR:48,MGA:48,ARID1B:47,GTF2I:46,CACNA1E:46…
80-84	KRAS:14,SF3B1:7,MYH2:7,BRAF:7,CTNNB1:6,POLQ:5,SOS1:4,TRRAP:4,KIT:4,SI:4,ERCC2:3,NFE2L2:3,FGFR3:3,MTOR:3,ERBB4:3,KEAP1:3,ERBB2:2,IL1RAPL2:2,EEF1A1:2,FLT4:2,PIK3CA:2,RAC1:2,AKT1:2,EPAS1:2,PCBP1:2,CUL1:2,SOX17:2,CHD4:2,FGFR2:2,GRM7:2,KDR:2,GNAS:1,ERBB3:1,HRAS:1,RXRA:1,RET:1,TDG:1,ACVR1:1,PPP2R1A:1,SMARCA4:1,PTPN11:1,RHOA:1,PIK3R2:1,ATR:1,CACNA1E:1,COL11A1:1,KAT8:1,MAPK1:1,LZTR1:1,WT1:1,SF1:1,GRIN2A:…	MYC:35,MET:33,RAC1:32,TP63:32,EGFR:28,POLQ:28,ERBB2:26,ATR:24,PLCG1:23,CUL1:23,KRT15:22,GNA13:21,PIK3CA:20,CCND1:18,EPAS1:18,COL1A2:18,TRRAP:18,KRAS:17,LZTR1:17,BRAF:17,GTF2I:16,GNAS:16,RAF1:16,PIK3CB:16,H3F3A:16,CDK4:16,CRB1:16,ERBB3:15,SOS1:15,HIST2H2BE:15,MYH9:15,KEAP1:15,MAP2K2:15,RBM39:15,G6PD:14,PCBP1:14,AKT1:14,KAT8:14,COL3A1:13,RHOA:13,ERCC2:13,SMAD3:13,RXRA:13,U2AF1:12,DDR2:12,TDG:12,FLT…	KRAS:5,TP63:2,SOX17:2,FGFR3:1,ERBB2:1,ERCC2:1,U2AF1:1,IDH2:1,NRAS:1,COL1A2:1,RHOB:1,MTOR:1,PIK3CB:1,MET:1,STAT3:1,ATR:1,EGFR:1,PIK3CA:1,SCN2A:1,NFE2L2:1,WT1:1,POLQ:1,GNAS:1,MYC:1	TP53:26,KMT2D:11,FAT1:9,KMT2A:8,APC:8,KMT2C:6,EP300:6,NSD1:6,ARID1A:6,CTNND1:6,TBX3:6,RNF43:6,ARID1B:5,KDM6A:5,BRCA2:5,DAZAP1:5,BCOR:5,ATF7IP:4,ELF3:4,RBM10:4,PTEN:4,CDKN2A:4,EPHA2:4,CHD3:4,KLF5:4,CHD8:4,SETD2:4,ARID2:4,BRCA1:3,KMT2B:3,MLL:3,STAG2:3,RNF111:3,CDKN1A:3,USP9X:3,B2M:3,ATM:3,CASP8:3,NIPBL:3,NF1:3,PBRM1:3,PIK3R1:3,MAP3K1:3,MSH6:2,NOTCH1:2,SIN3A:2,HNRNPDL:2,DNMT3A:2,MLL2:2,CDK12:2,AMER1…	PIK3R1:33,CHD3:31,PSIP1:31,CDKN2A:29,MAP2K4:25,PTEN:25,ATXN3:24,PGR:24,SMAD4:24,LATS1:23,MAP3K1:22,MLL:22,NCOR1:22,DYRK1A:22,WAC:22,BMPR1A:22,APC:21,CHD8:21,GATA3:21,FBXW7:21,PTCH1:20,GPS2:19,YLPM1:19,CREBBP:19,SMAD2:19,ARID1A:19,ARID1B:18,TP53BP1:18,ELL2:18,ZC3H13:18,BRD7:18,ATM:17,NSD1:17,CHEK2:17,SIN3A:17,TSC1:17,FTSJD1:17,NF2:17,STK11:17,RASA1:16,RPL5:16,SMARCA1:16,EP300:16,BAP1:16,SETD2:16,C…	TP53:9,PBRM1:5,KDM6A:4,ARHGAP35:4,SMAD4:4,NCOR1:3,RB1:3,VHL:3,PSIP1:2,BAP1:2,ACVR1B:2,TGFBR2:2,APC:2,RASA1:2,NSD1:2,EP300:1,SIN3A:1,DHX15:1,STAG2:1,RNF111:1,CDKN1A:1,ACVR2A:1,CHEK2:1,USP9X:1,SMAD2:1,PTEN:1,FBXW7:1,AJUBA:1,YLPM1:1,AXIN1:1,PGR:1,KDM5C:1,RBM10:1,TTK:1,STK11:1,KMT2D:1,MLL2:1,NF1:1,CDKN2A:1,ATRX:1,ARID2:1,DNMT3A:1,KMT2A:1,MLL:1,NOTCH1:1,CTNND1:1	21:24,14:22,18:19,4:17,22:15,10:15,13:14,9:12,15:12,11:9,16:9,6:6,2:4,19:4,17:3,5:3,3:2,1:1,12:1	20:28,7:27,3:11,8:11,16:11,12:11,17:10,13:9,2:9,21:8,19:7,5:7,22:7,15:3,6:1,9:1,14:1,18:1	17p:31,8p:30,5q:27,3p:27,6q:19,9p:16,18q:15,11p:12,16q:12,1p:12,10q:11,19p:11,4q:9,9q:9,11q:9,6p:8,4p:6,2q:3,10p:3,16p:2,3q:2,2p:2,12p:1,12q:1	5p:28,8q:27,1q:17,3q:16,2p:11,12p:11,17q:11,20q:10,19q:9,6p:8,10p:7,18p:7,20p:6,7p:6,3p:4,9q:4,7q:4,16p:3,17p:3,19p:2,11p:1,2q:1,11q:1,4p:1	TP53:46,PIK3R1:36,KRAS:36,MYC:36,CHD3:35,RAC1:34,TP63:34,CDKN2A:34,17p:34,MET:34,POLQ:34,PSIP1:33,21:32,APC:31,3p:31,8p:30,PTEN:30,ERBB2:29,EGFR:29,SMAD4:29,5p:28,20:28,5q:27,7:27,8q:27,MLL:26,NCOR1:26,PGR:26,ATR:26,MAP3K1:25,NSD1:25,CHD8:25,ARID1A:25,MAP2K4:25,CUL1:25,ATXN3:24,LATS1:24,BRAF:24,ARID1B:23,14:23,EP300:23,FBXW7:23,DYRK1A:23,GATA3:23,PIK3CA:23,PLCG1:23,13:23,KRT15:22,22:22,WAC:22,BMP…
>=85	PIK3CA:4,FGFR2:3,SMARCA4:3,KRAS:3,CHD4:2,CRB1:2,MAP2K1:2,RAC1:2,CACNA1E:2,MYH2:2,EPAS1:2,GNA11:2,MAPK1:2,MTOR:2,FGFR3:1,STAT3:1,RXRA:1,GNAS:1,NFE2L2:1,TNNI3K:1,EIF1AX:1,ERBB2:1,GRIN2A:1,KEAP1:1,DDR2:1,GNA13:1,MYC:1,BRAF:1,CTNNB1:1,PTPN11:1,EGFR:1,KIT:1,PCBP1:1,RHOA:1,SF3B1:1,SLC27A5:1,SPOP:1,CUL1:1,ERBB3:1,FLT4:1,POLQ:1,SOX17:1,ERCC2:1,GNAQ:1	MYC:17,RAC1:16,CUL1:15,PLCG1:15,MET:14,TRRAP:12,U2AF1:11,EGFR:11,TP63:11,COL1A2:11,BRAF:9,GTF2I:9,GNAS:9,DDR2:9,KRT15:8,HIST2H2BE:8,POLQ:8,RBM39:8,GNA13:7,ATR:7,PPP2R1A:7,RAF1:7,CCND1:7,MAP2K2:7,ERBB2:6,COL11A1:6,AKT1:6,CTNNB1:6,G6PD:6,KEAP1:6,RRAS2:6,H3F3A:5,KAT8:5,SLC27A5:5,SOS1:5,MTOR:5,NRAS:5,RHOA:5,CDK4:5,KRAS:5,MAPK1:5,PIK3CB:5,CACNA1E:5,SMARCA4:5,LZTR1:5,PIK3R2:5,PIK3CA:5,TDG:4,ERBB3:4,RXR…	HIST2H2BE:2,RAC1:2,COL11A1:2,ATR:2,EGFR:2,CRB1:2,CACNA1E:2,TRRAP:2,KRAS:1,CUL1:1,AKT1:1,MET:1,COL1A2:1,FOXA1:1,POLQ:1	TP53:14,KMT2C:8,KMT2D:8,ARID1A:7,APC:6,NOTCH1:5,CDK12:4,KMT2B:4,BCOR:4,BRCA1:4,NF1:4,ATRX:3,CREBBP:3,MLL2:3,STAG2:3,KDM6A:3,MLL3:3,HLA-B:3,RNF43:3,KMT2A:3,RPL22:3,NCOR1:3,EPHA2:3,EP300:3,ARHGAP35:3,KDM5C:3,CIC:3,ZC3H13:3,ACVR2A:3,TSC1:2,ZNF750:2,FBXW7:2,CDKN1A:2,CTNND1:2,MGA:2,PBRM1:2,AMER1:2,BRCA2:2,PTCH1:2,IRF6:2,CDKN2A:2,SETD2:2,CHEK2:2,CHD3:2,FAT1:2,RNF111:2,ARID2:2,ACVR1B:2,DNMT3A:2,ASXL1:2,…	PSIP1:17,LATS1:13,SMAD2:13,CDKN2A:12,BMPR1A:12,WAC:12,ARID1B:11,PTEN:11,ZC3H13:11,SMAD4:10,KDM6A:10,BMPR2:9,MLL:9,PGR:9,ARID1A:9,NCOR1:9,CCAR1:9,GATA3:9,KLF6:9,PIK3R1:8,FAT1:8,MAP2K4:8,B2M:8,BRD7:8,DYRK1A:8,RTF1:8,KLF5:8,XPO4:8,RPL22:7,CUL3:7,RB1:7,FTSJD1:7,ATM:7,DDX3X:7,TBL1XR1:7,JAK1:7,SMARCA1:7,IRF2:7,PTCH1:6,CREBBP:6,MAP3K1:6,MLL3:6,SCAF4:6,BAP1:6,PBRM1:6,SETD2:6,KDM5C:6,CHD8:6,CHD3:6,MGA:6,N…	RB1:3,ARHGAP35:2,EP300:2,PTEN:2,TP53:2,NF1:2,TGFBR2:1,ARID1A:1,TP53BP1:1,APC:1,RNF111:1,BAP1:1,GATA3:1,SMAD4:1,KANSL1:1,KIAA1267:1,DDX3X:1,EPHA2:1,YLPM1:1,CMTR2:1,CNOT1:1,FTSJD1:1,KMT2A:1,MLL:1,PGR:1	10:10,21:8,22:6,9:5,16:5,13:5,14:4,4:3,18:3,15:3,11:3,3:3,2:3,6:1,17:1	20:15,7:13,21:7,8:3,19:3,13:3,1:2,14:1,5:1,12:1,15:1,17:1,18:1	8p:12,18q:10,6q:9,1p:9,11p:8,5q:8,17p:8,9p:7,10q:6,3p:6,4q:5,4p:4,2q:3,16q:3,11q:2,6p:1,16p:1,18p:1,3q:1,2p:1,12q:1,19p:1	8q:13,5p:10,17q:6,1q:6,7p:6,6p:6,3q:5,9q:4,2p:3,3p:3,20q:3,18p:2,7q:2,12p:2,20p:1,10p:1,19q:1,16p:1,9p:1,4p:1,19p:1	RAC1:20,TP53:20,PSIP1:18,MYC:18,ARID1A:17,CUL1:17,21:15,PLCG1:15,20:15,MET:15,CDKN2A:14,EGFR:14,SMAD2:14,ZC3H13:14,TRRAP:14,LATS1:13,PTEN:13,7:13,KDM6A:13,8q:13,BMPR1A:12,WAC:12,8p:12,NCOR1:12,COL1A2:12,U2AF1:11,ARID1B:11,TP63:11,SMAD4:11,PGR:11,APC:11,RPL22:10,HIST2H2BE:10,RB1:10,18q:10,BRAF:10,POLQ:10,MLL:10,5p:10,GNAS:10,EP300:10,FAT1:10,DDR2:10,GATA3:10,10:10,CREBBP:9,ATR:9,BMPR2:9,MLL3:9,PIK…
