## Additional file 1 for "Novel Driver Strength Index highlights important cancer genes in TCGA PanCanAtlas patients": 2021_8_16_20_32_distribution_events_detailed_females_genes_DSI.tsv

SNA-based oncogenic events	CNA-based oncogenic events	Mixed oncogenic events	SNA-based tumor suppressor events	CNA-based tumor suppressor events	Mixed tumor suppressor events	Driver chromosome losses	Driver chromosome gains	Driver arm losses	Driver arm gains	Driver events of all classes
BRAF:1.31180	H3F3A:0.76045	PIK3CA:0.09955	TP53:0.66431	CHEK2:0.66984	TP53:0.20231	22:0.71078	20:0.42576	8p:0.58142	1q:0.75956	BRAF:1.69758
PIK3CA:0.64865	CRB1:0.56483	KRAS:0.04863	PTEN:0.48655	EPHA2:0.51846	VHL:0.07634	13:0.42666	7:0.42126	17p:0.55315	8q:0.43415	PIK3CA:1.09537
IDH1:0.33048	MYC:0.56286	EGFR:0.04657	ARID1A:0.42252	EP300:0.50201	PBRM1:0.07018	15:0.29484	8:0.23477	16q:0.49650	5p:0.34611	TP53:1.08225
CTNNB1:0.27193	HIST2H2BE:0.55010	ERBB2:0.02284	ATRX:0.34076	NF2:0.47295	PTEN:0.05830	14:0.29354	5:0.17878	6q:0.40761	3q:0.28229	PTEN:0.91518
KRAS:0.25077	DDR2:0.49636	FGFR2:0.02213	KMT2C:0.29083	MAP2K4:0.47246	CDH1:0.04242	4:0.27953	12:0.13691	3p:0.40724	16p:0.25659	ARID1A:0.80874
NRAS:0.21221	GNAS:0.49405	TRRAP:0.02146	KMT2D:0.28047	ZC3H18:0.47199	RB1:0.03699	18:0.26913	2:0.10653	1p:0.33538	6p:0.21840	H3F3A:0.77963
HRAS:0.13815	TP63:0.45431	ERBB4:0.02054	APC:0.21404	KLF5:0.45969	ATRX:0.03375	10:0.23806	10:0.09918	5q:0.31223	20q:0.18955	1q:0.76194
CHD4:0.13511	CUL1:0.45399	COL3A1:0.02025	PIK3R1:0.21034	RB1:0.45932	SMAD4:0.03285	9:0.20934	16:0.09658	9p:0.23205	17q:0.16928	22:0.74336
SMARCA4:0.13099	RAC1:0.44670	POLQ:0.01957	CTCF:0.20536	ZC3H13:0.45038	APC:0.02841	21:0.19719	19:0.08195	11p:0.17416	10p:0.16846	CHEK2:0.73918
MTOR:0.12711	GTF2I:0.42898	MET:0.01771	FAT1:0.18009	BAP1:0.44541	FBXW7:0.02515	11:0.14716	13:0.08088	18q:0.16689	19q:0.16432	EP300:0.64120
SF3B1:0.09633	POLQ:0.42831	CHD4:0.01666	KMT2B:0.17257	NCOR1:0.44236	BAP1:0.02452	17:0.11692	17:0.07213	4q:0.15784	7p:0.13305	FAT1:0.62951
GTF2I:0.09032	CACNA1E:0.42792	PPP2R1A:0.01648	ATM:0.17133	CDKN2A:0.43954	FAT1:0.02392	16:0.07771	21:0.06381	19p:0.15538	12p:0.10987	ATRX:0.60373
FGFR2:0.08789	RBM39:0.41714	CACNA1E:0.01643	FBXW7:0.16880	SMAD4:0.43098	ATM:0.02349	2:0.07586	1:0.05035	11q:0.15339	2p:0.10087	EPHA2:0.60150
ERBB3:0.08688	PLCG1:0.41167	ATR:0.01639	NSD1:0.15960	FAT1:0.42549	SETD2:0.02114	3:0.06428	3:0.05016	10q:0.14848	7q:0.07718	CRB1:0.59437
GNAS:0.08398	ERBB2:0.40498	ERBB3:0.01628	BCOR:0.15889	VHL:0.41454	CHEK2:0.02020	6:0.06300	6:0.04736	4p:0.12444	18p:0.05777	RB1:0.59195
PPP2R1A:0.08296	TRRAP:0.39760	NFE2L2:0.01229	NIPBL:0.15795	SETD2:0.41210	KMT2C:0.01826	1:0.03919	22:0.03257	9q:0.11075	20p:0.05494	GNAS:0.58955
AKT1:0.07627	MET:0.39248	COL1A2:0.01194	NF1:0.15719	RPL22:0.40488	MLL3:0.01826	19:0.02841	9:0.02586	19q:0.08997	9q:0.05133	MYC:0.58677
NFE2L2:0.07250	COL1A2:0.39071	CRB1:0.01153	BRCA2:0.14870	LATS1:0.40244	CIC:0.01767	5:0.01958	14:0.02349	2q:0.05709	11q:0.03552	8p:0.58293
SPOP:0.06962	EGFR:0.38650	GNAS:0.01151	SETD2:0.14492	CHD3:0.39951	MGA:0.01752	12:0.00702	11:0.02282	18p:0.03957	12q:0.02862	SETD2:0.57816
ERBB2:0.06834	BRAF:0.37768	RAF1:0.01096	KMT2A:0.14009	IRF2:0.39873	ARID1A:0.01597	8:0.00310	15:0.02158	10p:0.03854	19p:0.02306	ATM:0.57133
SOS1:0.06796	ATR:0.37673	SCN2A:0.01091	CIC:0.13379	GPS2:0.39250	STK11:0.01592		18:0.01607	3q:0.02657	2q:0.01720	17p:0.56539
POLQ:0.06450	SOX17:0.36453	TP63:0.01001	EP300:0.13060	PBRM1:0.39127	FUBP1:0.01534		4:0.01413	2p:0.02619	4p:0.01610	PBRM1:0.55983
GNAQ:0.06264	PIK3CA:0.34717	PLCG1:0.00996	USP9X:0.12839	MLL:0.39001	NCOR1:0.01392			17q:0.02227	3p:0.01540	NCOR1:0.55925
EGFR:0.06173	GNA13:0.33807	COL11A1:0.00825	ARHGAP35:0.12821	NUP93:0.38977	CBFB:0.01227			6p:0.02055	17p:0.01224	HIST2H2BE:0.55598
EIF1AX:0.05975	KEAP1:0.32306	KEAP1:0.00815	MGA:0.12814	FTSJD1:0.38966	MAP2K4:0.01090			16p:0.01752	9p:0.00893	ZC3H13:0.54603
FOXA1:0.05920	KAT8:0.32185	HEPH:0.00814	NOTCH1:0.12593	CBFB:0.38382	KMT2D:0.01047			7p:0.01434	5q:0.00699	KRAS:0.54194
GNA11:0.05563	CDK4:0.31593	BRAF:0.00811	CREBBP:0.12592	ATM:0.37650	MLL2:0.01047			12p:0.00902	6q:0.00484	PIK3R1:0.53861
ATR:0.05314	PIK3R2:0.31453	MYH9:0.00759	CHD3:0.12409	CNOT1:0.37274	ARID1B:0.01032			12q:0.00294	16q:0.00474	MAP2K4:0.53201
KIT:0.05274	EIF1AX:0.29337	ERCC2:0.00718	MAP3K1:0.12107	PTEN:0.37032	BRCA2:0.01016			1q:0.00238	10q:0.00363	IDH1:0.53042
KEAP1:0.04949	CCND1:0.29104	SOS1:0.00685	CHD8:0.11782	ARID1A:0.37025	NF1:0.00983			20p:0.00070	8p:0.00151	APC:0.52795
CACNA1E:0.04794	SPOP:0.29056	SOX17:0.00684	STAG2:0.11668	BRD7:0.36618	KMT2A:0.00920				1p:0.00136	CHD3:0.52734
EPAS1:0.04523	ERCC2:0.28625	RET:0.00679	KANSL1:0.11552	SMAD2:0.36257	MLL:0.00920				4q:0.00135	BAP1:0.52569
CUL1:0.04183	SLC27A5:0.28440	MYH2:0.00610	SCAF4:0.11085	XPO4:0.36222	DYRK1A:0.00892				18q:0.00063	GTF2I:0.51989
MAP2K1:0.04114	PIK3CB:0.28259	HRAS:0.00585	NCOR1:0.10297	CDH1:0.36195	BCOR:0.00860				11p:0.00055	DDR2:0.51846
EEF1A1:0.04028	GRIN2A:0.28070	GRIN2A:0.00518	RNF43:0.10206	PTCH1:0.36061	EP300:0.00858					POLQ:0.51238
IDH2:0.03985	PPP2R1A:0.27440	SF3B1:0.00511	PBRM1:0.09838	TTK:0.36004	USP9X:0.00840					NF2:0.51153
FGFR3:0.03882	ERBB3:0.26510	CUL1:0.00509	ARID1B:0.09770	PSIP1:0.35279	NF2:0.00803					VHL:0.51082
SI:0.03674	KRT15:0.26390	KIT:0.00494	GATA3:0.09760	TGFBR2:0.35058	LATS1:0.00780					SMAD4:0.50926
U2AF1:0.03520	G6PD:0.25523	MYC:0.00467	AMER1:0.09713	RPL5:0.34860	NSD1:0.00765					13:0.50754
PTPN11:0.03511	FLT4:0.25450	DDR2:0.00466	RB1:0.09565	ARID1B:0.34691	PIK3R1:0.00758					16q:0.50124
GRM7:0.03432	SMARCA4:0.25091	AKT1:0.00461	BRCA1:0.09302	B2M:0.33922	B2M:0.00707					CUL1:0.50091
PIK3R2:0.03160	KRAS:0.24253	IDH1:0.00448	ZC3H13:0.09284	BMPR1A:0.33529	GATA3:0.00691					FBXW7:0.49635
SOX17:0.02645	RXRA:0.24153	AMD1:0.00434	ARID2:0.09253	BRCA2:0.33427	YLPM1:0.00676					ERBB2:0.49617
RHOA:0.02570	AKT1:0.23659	IDH2:0.00431	JAK1:0.09240	PIK3R1:0.32068	BRCA1:0.00666					EGFR:0.49480
PCBP1:0.02362	FOXA1:0.23620	HIST2H2BE:0.00422	KDM6A:0.08961	RNF111:0.32032	AMER1:0.00663					BRCA2:0.49313
MAPK1:0.02257	IDH2:0.23378	CTNNB1:0.00407	ACVR2A:0.08918	RASA1:0.31935	FAM123B:0.00663					CACNA1E:0.49228
COL11A1:0.02221	U2AF1:0.23304	FAT4:0.00389	SMARCA1:0.08877	BAX:0.31800	EPHA2:0.00591					CDKN2A:0.48936
DICER1:0.02203	PPP6C:0.23294	H3F3A:0.00379	SIN3A:0.08157	TSC1:0.31312	CHD8:0.00588					ZC3H18:0.48458
WT1:0.02143	PCBP1:0.22896	KDR:0.00374	ATF7IP:0.08098	ATXN3:0.31249	ARID2:0.00587					CDH1:0.48428
RET:0.02053	TDG:0.22350	PIK3CB:0.00329	CDH1:0.07991	CBWD3:0.30837	ARHGAP35:0.00570					RPL22:0.48410
MYH2:0.01996	GNA11:0.22200	U2AF1:0.00318	PTCH1:0.07970	FBXW7:0.30241	BRD7:0.00547					KLF5:0.48212
CCND1:0.01953	HEPH:0.22077	LZTR1:0.00292	RASA1:0.07859	TP53BP1:0.30155	CDKN2A:0.00536					TP63:0.47611
FAT4:0.01952	SOS1:0.22000	RBM39:0.00291	ASXL1:0.07756	ELL2:0.29524	STAG2:0.00505					CTCF:0.45967
SCN2A:0.01925	RHOB:0.21995	SMAD3:0.00281	EPHA2:0.07712	STK11:0.29147	CREBBP:0.00500					RAC1:0.45703
MYC:0.01924	CHD4:0.21938	PCBP1:0.00263	CTNND1:0.07696	TRAF3:0.28554	RASA1:0.00484					ARID1B:0.45493
CRB1:0.01801	MAP2K2:0.21254	MTOR:0.00258	RPL22:0.07659	APC:0.28550	PTCH1:0.00465					NF1:0.44811
TRRAP:0.01781	COL3A1:0.20011	G6PD:0.00258	CASP8:0.07387	THRAP3:0.28337	MAX:0.00462					ATR:0.44625
LZTR1:0.01764	STAT3:0.19788	IL1RAPL2:0.00258	DYRK1A:0.07028	GATA3:0.28140	TP53BP1:0.00458					PTCH1:0.44496
DDR2:0.01744	IDH1:0.19547	RXRA:0.00240	TSC1:0.06827	NF1:0.28109	SCAF4:0.00443					TRRAP:0.43687
CDK4:0.01652	PTPN11:0.19474	GNA13:0.00220	MSH6:0.06692	MYCL1:0.28064	TGFBR2:0.00439					IRF2:0.43491
COL1A2:0.01596	COL11A1:0.19065	ESR1:0.00217	KDM5C:0.06616	TCF12:0.27749	GPS2:0.00431					8q:0.43415
H3F3A:0.01539	ACVR1:0.18975	SPOP:0.00211	CDK12:0.06593	NAA15:0.27740	ZC3H18:0.00417					PLCG1:0.43212
COL3A1:0.01345	LZTR1:0.18339	EEF1A1:0.00204	TBX3:0.06567	MAP3K1:0.27533	AXIN1:0.00415					RBM39:0.42751
IL1RAPL2:0.01329	NRAS:0.18171	RAC1:0.00200	DNMT3A:0.06557	NOTCH1:0.27502	NOTCH1:0.00410					20:0.42576
KAT8:0.01243	FGFR2:0.18052	GNAQ:0.00199	SOX9:0.06307	MAX:0.27133	TSC1:0.00410					3p:0.42264
ESR1:0.01220	RAF1:0.17916	SLC27A5:0.00187	TCF12:0.05982	WAC:0.26727	RNF111:0.00407					BRD7:0.42214
TP63:0.01179	SCN2A:0.17575	WT1:0.00171	MLL3:0.05969	RTF1:0.26306	CNOT1:0.00392					7:0.42126
ERBB4:0.01156	NFE2L2:0.17447	SMARCA4:0.00158	DDX3X:0.05885	KRT222:0.26185	CMTR2:0.00376					GPS2:0.41941
HEPH:0.01142	AMD1:0.17090	DICER1:0.00149	PPM1D:0.05861	PGR:0.25938	FTSJD1:0.00376					BCOR:0.41887
ACVR1:0.01120	MAPK1:0.17054	PIK3R2:0.00133	AXIN1:0.05847	JAK1:0.25889	CHD3:0.00374					COL1A2:0.41861
PLCG1:0.01049	DICER1:0.16954	FLT4:0.00131	MSH2:0.05793	YLPM1:0.25654	PSIP1:0.00374					MLL:0.41694
PIK3CB:0.01015	EPAS1:0.16550	RHOA:0.00128	BAP1:0.05576	BCOR:0.25138	MAP3K1:0.00372					SMAD2:0.41552
GRIN2A:0.01010	SF3B1:0.16425	WTAP:0.00128	AXIN2:0.05454	CCAR1:0.25137	BMPR2:0.00364					MET:0.41549
MYH9:0.00969	RET:0.16235	PTPN11:0.00117	CUL3:0.05379	CTCF:0.25121	INPPL1:0.00353					LATS1:0.41433
KDR:0.00960	ESR1:0.16181	EPAS1:0.00100	ACVR1B:0.05128	SMARCA1:0.24846	RBM10:0.00340					6q:0.41244
SMAD3:0.00895	FGFR3:0.16090	RRAS2:0.00100	RNF111:0.05060	SCAF4:0.24641	KDM6A:0.00335					CBFB:0.41030
RRAS2:0.00841	ERBB4:0.15952	MAP2K2:0.00088	SMAD2:0.05059	DYRK1A:0.24578	KDM5C:0.00328					NOTCH1:0.40504
RAC1:0.00833	GNAQ:0.15673	PPP6C:0.00088	BRD7:0.05049	KLF6:0.24243	CTCF:0.00309					RASA1:0.40278
FLT4:0.00774	WT1:0.15520	METTL14:0.00078	CHEK2:0.04914	NSD1:0.23287	TBX3:0.00307					TGFBR2:0.40174
ERCC2:0.00755	MYH9:0.14744	FOXA1:0.00068	MAP2K4:0.04865	FUBP1:0.23249	CASP8:0.00302					NUP93:0.40060
RBM39:0.00746	MTOR:0.14349	KRT15:0.00066	RBM10:0.04857	ATRX:0.22922	CDKN1A:0.00294					NSD1:0.40012
PPP6C:0.00721	SMAD3:0.13925	CDK4:0.00063	DAZAP1:0.04745	CREBBP:0.22902	DAZAP1:0.00291					MAP3K1:0.40012
METTL14:0.00647	TNNI3K:0.13607	GTF2I:0.00060	TBL1XR1:0.04679	CHD8:0.22447	ZC3H13:0.00281					FTSJD1:0.39811
RXRA:0.00575	RRAS2:0.13294	MAP2K1:0.00060	TGFBR2:0.04677	SIN3A:0.22349	RPL22:0.00264					SOX17:0.39782
MAP2K2:0.00572	MAP2K1:0.13222	KAT8:0.00057	HLA-B:0.04670	CUL3:0.22254	ACVR2A:0.00263					NRAS:0.39439
SF1:0.00571	KIT:0.13187	MAPK1:0.00056	ZFP36L2:0.04645	MGA:0.21747	PGR:0.00256					B2M:0.39238
G6PD:0.00556	WTAP:0.13127	SF1:0.00056	B2M:0.04609	KIAA1267:0.21729	BAX:0.00244					CNOT1:0.39216
MET:0.00530	EEF1A1:0.13025	RHOB:0.00053	SMAD4:0.04544	TP53:0.21563	RTF1:0.00241					PSIP1:0.38673
STAT3:0.00412	HRAS:0.11197	FGFR3:0.00053	CDKN2A:0.04447	ARHGAP35:0.21360	SMAD2:0.00236					GATA3:0.38590
RHOB:0.00373	KDR:0.10985	ACVR1:0.00053	FOXA2:0.04415	AJUBA:0.20867	CUL3:0.00227					TSC1:0.38549
TNNI3K:0.00295	RHOA:0.10890	NRAS:0.00047	PGR:0.04325	DHX15:0.20643	TRAF3:0.00202					CTNNB1:0.38438
SLC27A5:0.00269	CTNNB1:0.10838	TDG:0.00047	THRAP3:0.04294	BRCA1:0.20545	KMT2B:0.00188					SMARCA4:0.38347
HIST2H2BE:0.00166	SF1:0.10311	STAT3:0.00047	FUBP1:0.03866	PTMA:0.20395	MLL4:0.00188					KEAP1:0.38070
RAF1:0.00132	METTL14:0.08821		CMTR2:0.03773	CTNND1:0.20288	HNRNPDL:0.00180					RPL5:0.37791
GNA13:0.00107	SI:0.05573		HLA-A:0.03761	CDK12:0.20004	HNRPDL:0.00180					TTK:0.37736
WTAP:0.00098	FAT4:0.04839		TRAF3:0.03712	INPPL1:0.19560	AJUBA:0.00162					RNF111:0.37499
AMD1:0.00086	IL1RAPL2:0.02020		IRF2:0.03543	LYRM4:0.19048	RNF43:0.00154					PPP2R1A:0.37384
	GRM7:0.01260		ZNF750:0.03374	CIC:0.18917	TCF12:0.00145					CHD4:0.37115
	MYH2:0.00884		IRF6:0.03345	TBX3:0.18859	FOXA2:0.00133					BMPR1A:0.36838
			BMPR1A:0.03204	CASP8:0.18727	CCAR1:0.00130					ERBB3:0.36826
			NF2:0.03056	ACVR1B:0.18608	KLF6:0.00128					XPO4:0.36393
			PSIP1:0.03020	HNRPDL:0.18406	JAK1:0.00117					MGA:0.36314
			MLL2:0.03006	ACVR2A:0.18102	KLF5:0.00111					SPOP:0.36229
			RPL5:0.02931	MLL4:0.18081	SIN3A:0.00108					SCAF4:0.36169
			MAX:0.02666	MLL2:0.18009	BMPR1A:0.00106					CREBBP:0.35994
			KLF6:0.02648	KDM6A:0.17771	RQCD1:0.00085					EIF1AX:0.35312
			AJUBA:0.02591	ARID2:0.17740	NIPBL:0.00081					JAK1:0.35246
			ELF3:0.02582	RQCD1:0.17648	TBL1XR1:0.00078					CHD8:0.34818
			CDKN1B:0.02537	CDKN1B:0.17635	NUP93:0.00077					ARHGAP35:0.34751
			STK11:0.02475	AXIN1:0.17410	ATF7IP:0.00077					PIK3R2:0.34747
			CDKN1A:0.02459	ATF7IP:0.17347	IRF2:0.00075					5p:0.34611
			HNRNPDL:0.02436	DDX3X:0.17258	HSP90AB1:0.00069					GNA13:0.34134
			GPS2:0.02261	STAG2:0.17106	THRAP3:0.00068					CIC:0.34064
			KLF5:0.02132	USP9X:0.17059	CDKN1B:0.00067					TCF12:0.33876
			FAM123B:0.02026	PPM1D:0.16979	NAA15:0.00066					SMARCA1:0.33788
			VHL:0.01994	BMPR2:0.16921	SMARCA1:0.00064					10:0.33724
			KRT222:0.01943	FAM123B:0.16758	TTK:0.00057					1p:0.33675
			ATXN3:0.01850	RNF43:0.16348	DDX3X:0.00057					KAT8:0.33485
			MLL:0.01774	ZNF750:0.16151	MSH2:0.00057					CDK4:0.33308
			TTK:0.01675	AXIN2:0.15993	ELL2:0.00056					STK11:0.33214
			MYCL:0.01623	HLA-A:0.15705	ASXL1:0.00053					ATXN3:0.33099
			CNOT1:0.01550	HLA-B:0.15554	BRE:0.00053					THRAP3:0.32700
			CBFB:0.01421	MLL3:0.15435	HLA-A:0.00051					DYRK1A:0.32497
			MLL4:0.01125	DAZAP1:0.15232	ACVR1B:0.00048					TRAF3:0.32468
			YLPM1:0.01082	TBL1XR1:0.14276	PTMA:0.00048					BAX:0.32337
			NUP93:0.01006	RBM10:0.13686	DHX15:0.00047					5q:0.31923
			WAC:0.00880	CDKN1A:0.13623	CTNND1:0.00047					AKT1:0.31746
			KIAA1267:0.00871	FOXA2:0.13016	IRF6:0.00042					14:0.31702
			RTF1:0.00859	HSP90AB1:0.12970						15:0.31642
			ZC3H18:0.00842	SOX9:0.12885						TP53BP1:0.31214
			INPPL1:0.00835	ZFP36L2:0.12793						CBWD3:0.31098
			CCAR1:0.00751	DNMT3A:0.10522						CCND1:0.31057
			E2F1:0.00694	MSH2:0.10416						KMT2C:0.30909
			SAMHD1:0.00646	KDM5C:0.10159						3q:0.30886
			TP53BP1:0.00601	NIPBL:0.10142						USP9X:0.30739
			HSP90AB1:0.00543	PPP3R1:0.09273						SIN3A:0.30614
			FTSJD1:0.00468	IRF6:0.08830						PGR:0.30519
			RQCD1:0.00437	BRE:0.08140						BRCA1:0.30513
			LATS1:0.00408	BCL2L11:0.08082						MAX:0.30262
			PTMA:0.00346	MSH6:0.07911						ERCC2:0.30098
			BCL2L11:0.00310	ELF3:0.07458						ELL2:0.29822
			BMPR2:0.00297	SAMHD1:0.05425						FOXA1:0.29608
			BAX:0.00294	E2F1:0.03930						PIK3CB:0.29603
			NAA15:0.00292	ASXL1:0.03259						GRIN2A:0.29598
			CBWD3:0.00261							SOS1:0.29481
			BRE:0.00261							4:0.29366
			LYRM4:0.00255							STAG2:0.29279
			ELL2:0.00241							KMT2D:0.29094
			DHX15:0.00194							FGFR2:0.29053
			HNRPDL:0.00175							SLC27A5:0.28896
			XPO4:0.00171							FUBP1:0.28650
			MYCL1:0.00060							18:0.28520
			PPP3R1:0.00057							KRT222:0.28128
										MYCL1:0.28124
										NAA15:0.28098
										CTNND1:0.28031
										CUL3:0.27861
										IDH2:0.27794
										GNA11:0.27762
										WAC:0.27607
										ARID2:0.27579
										YLPM1:0.27412
										16p:0.27411
										RTF1:0.27406
										MTOR:0.27318
										ACVR2A:0.27283
										U2AF1:0.27143
										KDM6A:0.27067
										KLF6:0.27019
										RNF43:0.26708
										CDK12:0.26596
										SF3B1:0.26570
										KRT15:0.26456
										CASP8:0.26415
										FLT4:0.26354
										G6PD:0.26337
										21:0.26100
										CCAR1:0.26018
										NIPBL:0.26018
										NFE2L2:0.25926
										TBX3:0.25733
										HRAS:0.25596
										ATF7IP:0.25523
										PCBP1:0.25522
										19q:0.25429
										RXRA:0.24968
										PPP6C:0.24103
										9p:0.24098
										HEPH:0.24033
										6p:0.23896
										8:0.23787
										ACVR1B:0.23784
										AXIN1:0.23673
										AJUBA:0.23620
										9:0.23521
										COL3A1:0.23381
										MLL3:0.23230
										DDX3X:0.23200
										PTPN11:0.23102
										PPM1D:0.22840
										KIAA1267:0.22600
										RHOB:0.22422
										TDG:0.22397
										GNAQ:0.22136
										COL11A1:0.22112
										MLL2:0.22063
										MAP2K2:0.21914
										AXIN2:0.21447
										EPAS1:0.21173
										DHX15:0.20884
										PTMA:0.20789
										INPPL1:0.20748
										10p:0.20700
										SCN2A:0.20592
										LZTR1:0.20394
										DAZAP1:0.20267
										STAT3:0.20247
										CDKN1B:0.20239
										HLA-B:0.20224
										ACVR1:0.20147
										FGFR3:0.20026
										5:0.19836
										ZNF750:0.19525
										HLA-A:0.19517
										FAM123B:0.19446
										MLL4:0.19393
										MAPK1:0.19367
										DICER1:0.19305
										LYRM4:0.19303
										SOX9:0.19192
										ERBB4:0.19163
										17q:0.19155
										RAF1:0.19144
										TBL1XR1:0.19034
										RET:0.18967
										KIT:0.18955
										20q:0.18955
										17:0.18906
										11q:0.18890
										RBM10:0.18883
										HNRPDL:0.18762
										2:0.18239
										RQCD1:0.18170
										19p:0.17844
										WT1:0.17835
										ESR1:0.17618
										AMD1:0.17611
										BMPR2:0.17582
										FOXA2:0.17564
										11p:0.17471
										KMT2B:0.17445
										ZFP36L2:0.17438
										16:0.17429
										MAP2K1:0.17396
										EEF1A1:0.17257
										KDM5C:0.17103
										DNMT3A:0.17080
										11:0.16998
										18q:0.16752
										MYH9:0.16472
										CDKN1A:0.16376
										MSH2:0.16266
										9q:0.16207
										4q:0.15919
										10q:0.15211
										SMAD3:0.15101
										KMT2A:0.14929
										7p:0.14739
										MSH6:0.14602
										12:0.14393
										RRAS2:0.14235
										4p:0.14054
										TNNI3K:0.13902
										RHOA:0.13588
										HSP90AB1:0.13582
										WTAP:0.13352
										2p:0.12706
										KDR:0.12319
										IRF6:0.12217
										12p:0.11890
										KANSL1:0.11552
										3:0.11444
										ASXL1:0.11068
										19:0.11036
										6:0.11036
										SF1:0.10937
										AMER1:0.10376
										ELF3:0.10040
										18p:0.09734
										METTL14:0.09546
										PPP3R1:0.09330
										SI:0.09247
										1:0.08953
										BRE:0.08453
										BCL2L11:0.08392
										7q:0.07718
										2q:0.07429
										FAT4:0.07180
										SAMHD1:0.06071
										20p:0.05564
										GRM7:0.04692
										E2F1:0.04624
										CMTR2:0.04148
										IL1RAPL2:0.03607
										MYH2:0.03490
										12q:0.03156
										HNRNPDL:0.02617
										MYCL:0.01623
