## Additional file 1 for "Novel Driver Strength Index highlights important cancer genes in TCGA PanCanAtlas patients": 2021_8_16_20_32_distribution_events_detailed_females_genes_DSI_top.tsv

673	BRAF	1.69758
5290	PIK3CA	1.09537
7157	TP53	1.08225
5728	PTEN	0.91518
8289	ARID1A	0.80874
3020	H3F3A	0.77963
	1q	0.76194
	22	0.74336
11200	CHEK2	0.73918
2033	EP300	0.64120
2195	FAT1	0.62951
546	ATRX	0.60373
1969	EPHA2	0.60150
23418	CRB1	0.59437
5925	RB1	0.59195
2778	GNAS	0.58955
4609	MYC	0.58677
	8p	0.58293
29072	SETD2	0.57816
472	ATM	0.57133
	17p	0.56539
55193	PBRM1	0.55983
9611	NCOR1	0.55925
8349	HIST2H2BE	0.55598
23091	ZC3H13	0.54603
3845	KRAS	0.54194
5295	PIK3R1	0.53861
6416	MAP2K4	0.53201
3417	IDH1	0.53042
5624	APC	0.52795
1107	CHD3	0.52734
9223	BAP1	0.52569
100093631	GTF2I	0.51989
4921	DDR2	0.51846
51426	POLQ	0.51238
4771	NF2	0.51153
7428	VHL	0.51082
4089	SMAD4	0.50926
	13	0.50754
	16q	0.50124
8454	CUL1	0.50091
55294	FBXW7	0.49635
2064	ERBB2	0.49617
1956	EGFR	0.49480
675	BRCA2	0.49313
777	CACNA1E	0.49228
1029	CDKN2A	0.48936
124245	ZC3H18	0.48458
51343	CDH1	0.48428
6146	RPL22	0.48410
688	KLF5	0.48212
8626	TP63	0.47611
10664	CTCF	0.45967
6035	RAC1	0.45703
57492	ARID1B	0.45493
4763	NF1	0.44811
390502	ATR	0.44625
5727	PTCH1	0.44496
8295	TRRAP	0.43687
3660	IRF2	0.43491
	8q	0.43415
5335	PLCG1	0.43212
9584	RBM39	0.42751
	20	0.42576
	3p	0.42264
29117	BRD7	0.42214
	7	0.42126
2874	GPS2	0.41941
54880	BCOR	0.41887
1278	COL1A2	0.41861
4297	MLL	0.41694
4087	SMAD2	0.41552
8731	MET	0.41549
9113	LATS1	0.41433
	6q	0.41244
865	CBFB	0.41030
4851	NOTCH1	0.40504
8831	RASA1	0.40278
7048	TGFBR2	0.40174
9688	NUP93	0.40060
64324	NSD1	0.40012
4214	MAP3K1	0.40012
55783	FTSJD1	0.39811
64321	SOX17	0.39782
4893	NRAS	0.39439
567	B2M	0.39238
23019	CNOT1	0.39216
11168	PSIP1	0.38673
2625	GATA3	0.38590
7248	TSC1	0.38549
1499	CTNNB1	0.38438
6597	SMARCA4	0.38347
9817	KEAP1	0.38070
6125	RPL5	0.37791
7272	TTK	0.37736
54778	RNF111	0.37499
5518	PPP2R1A	0.37384
1108	CHD4	0.37115
657	BMPR1A	0.36838
2065	ERBB3	0.36826
64328	XPO4	0.36393
23269	MGA	0.36314
8405	SPOP	0.36229
57466	SCAF4	0.36169
1387	CREBBP	0.35994
1964	EIF1AX	0.35312
3716	JAK1	0.35246
57680	CHD8	0.34818
2909	ARHGAP35	0.34751
5296	PIK3R2	0.34747
	5p	0.34611
10672	GNA13	0.34134
23152	CIC	0.34064
6938	TCF12	0.33876
6594	SMARCA1	0.33788
	10	0.33724
	1p	0.33675
84148	KAT8	0.33485
1019	CDK4	0.33308
6794	STK11	0.33214
4287	ATXN3	0.33099
9967	THRAP3	0.32700
1859	DYRK1A	0.32497
7187	TRAF3	0.32468
581	BAX	0.32337
	5q	0.31923
207	AKT1	0.31746
	14	0.31702
	15	0.31642
7158	TP53BP1	0.31214
445571	CBWD3	0.31098
595	CCND1	0.31057
58508	KMT2C	0.30909
	3q	0.30886
8239	USP9X	0.30739
25942	SIN3A	0.30614
5241	PGR	0.30519
672	BRCA1	0.30513
4149	MAX	0.30262
2068	ERCC2	0.30098
22936	ELL2	0.29822
3169	FOXA1	0.29608
5291	PIK3CB	0.29603
2903	GRIN2A	0.29598
6654	SOS1	0.29481
	4	0.29366
10735	STAG2	0.29279
8085	KMT2D	0.29094
2263	FGFR2	0.29053
10998	SLC27A5	0.28896
8880	FUBP1	0.28650
	18	0.28520
125113	KRT222	0.28128
4610	MYCL1	0.28124
80155	NAA15	0.28098
100528016	CTNND1	0.28031
8452	CUL3	0.27861
3418	IDH2	0.27794
2767	GNA11	0.27762
51322	WAC	0.27607
196528	ARID2	0.27579
56252	YLPM1	0.27412
	16p	0.27411
23168	RTF1	0.27406
2475	MTOR	0.27318
92	ACVR2A	0.27283
7307	U2AF1	0.27143
7403	KDM6A	0.27067
1316	KLF6	0.27019
54894	RNF43	0.26708
51755	CDK12	0.26596
23451	SF3B1	0.26570
3866	KRT15	0.26456
841	CASP8	0.26415
2324	FLT4	0.26354
8266	G6PD	0.26337
	21	0.26100
55749	CCAR1	0.26018
25836	NIPBL	0.26018
4780	NFE2L2	0.25926
6926	TBX3	0.25733
3265	HRAS	0.25596
55729	ATF7IP	0.25523
5093	PCBP1	0.25522
	19q	0.25429
6256	RXRA	0.24968
5537	PPP6C	0.24103
	9p	0.24098
9843	HEPH	0.24033
	6p	0.23896
	8	0.23787
91	ACVR1B	0.23784
8312	AXIN1	0.23673
84962	AJUBA	0.23620
	9	0.23521
1281	COL3A1	0.23381
58508	MLL3	0.23230
1654	DDX3X	0.23200
5781	PTPN11	0.23102
8493	PPM1D	0.22840
284058	KIAA1267	0.22600
388	RHOB	0.22422
6996	TDG	0.22397
2776	GNAQ	0.22136
1301	COL11A1	0.22112
9757	MLL2	0.22063
5605	MAP2K2	0.21914
8313	AXIN2	0.21447
2034	EPAS1	0.21173
1665	DHX15	0.20884
5761	PTMA	0.20789
3636	INPPL1	0.20748
	10p	0.20700
6326	SCN2A	0.20592
8216	LZTR1	0.20394
26528	DAZAP1	0.20267
6774	STAT3	0.20247
1027	CDKN1B	0.20239
3106	HLA-B	0.20224
90	ACVR1	0.20147
2261	FGFR3	0.20026
	5	0.19836
79755	ZNF750	0.19525
3105	HLA-A	0.19517
139285	FAM123B	0.19446
9757	MLL4	0.19393
5594	MAPK1	0.19367
23405	DICER1	0.19305
57128	LYRM4	0.19303
6662	SOX9	0.19192
2066	ERBB4	0.19163
	17q	0.19155
6037	RAF1	0.19144
79718	TBL1XR1	0.19034
5979	RET	0.18967
3815	KIT	0.18955
	20q	0.18955
	17	0.18906
	11q	0.18890
8241	RBM10	0.18883
9987	HNRPDL	0.18762
	2	0.18239
9125	RQCD1	0.18170
	19p	0.17844
7490	WT1	0.17835
2099	ESR1	0.17618
262	AMD1	0.17611
659	BMPR2	0.17582
3170	FOXA2	0.17564
	11p	0.17471
9757	KMT2B	0.17445
678	ZFP36L2	0.17438
	16	0.17429
5604	MAP2K1	0.17396
1915	EEF1A1	0.17257
8242	KDM5C	0.17103
1788	DNMT3A	0.17080
	11	0.16998
	18q	0.16752
4627	MYH9	0.16472
1026	CDKN1A	0.16376
4436	MSH2	0.16266
	9q	0.16207
	4q	0.15919
	10q	0.15211
4088	SMAD3	0.15101
4297	KMT2A	0.14929
	7p	0.14739
2956	MSH6	0.14602
	12	0.14393
22800	RRAS2	0.14235
	4p	0.14054
100526835	TNNI3K	0.13902
387	RHOA	0.13588
3326	HSP90AB1	0.13582
9589	WTAP	0.13352
	2p	0.12706
3791	KDR	0.12319
3664	IRF6	0.12217
	12p	0.11890
284058	KANSL1	0.11552
	3	0.11444
171023	ASXL1	0.11068
	19	0.11036
	6	0.11036
7536	SF1	0.10937
139285	AMER1	0.10376
1999	ELF3	0.10040
	18p	0.09734
57721	METTL14	0.09546
5534	PPP3R1	0.09330
6490	SI	0.09247
	1	0.08953
9577	BRE	0.08453
10018	BCL2L11	0.08392
	7q	0.07718
	2q	0.07429
79633	FAT4	0.07180
25939	SAMHD1	0.06071
	20p	0.05564
