## Additional file 1 for "Novel Driver Strength Index highlights important cancer genes in TCGA PanCanAtlas patients": 2021_8_16_20_32_distribution_events_detailed_females_genes_NDSI.tsv

SNA-based oncogenic events	CNA-based oncogenic events	Mixed oncogenic events	SNA-based tumor suppressor events	CNA-based tumor suppressor events	Mixed tumor suppressor events	Driver chromosome losses	Driver chromosome gains	Driver arm losses	Driver arm gains	Driver events of all classes
BRAF:0.27598	FLT4:0.02775	FGFR2:0.05463	PTEN:0.04587	CHEK2:0.04536	VHL:0.06464	22:0.02897	10:0.06731	19q:0.05445	1q:0.02625	BRAF:0.07528
HRAS:0.12084	CRB1:0.02671	MET:0.04785	ARID1A:0.04132	TTK:0.02894	PBRM1:0.05914	3:0.02593	17:0.05315	6q:0.02448	17p:0.02566	CHEK2:0.04026
NRAS:0.10996	GRIN2A:0.02429	ERBB2:0.03391	PIK3R1:0.03900	BAP1:0.02705	FUBP1:0.05637	10:0.02014	9:0.03052	12p:0.02316	19p:0.02526	HRAS:0.03409
EIF1AX:0.06596	TRRAP:0.02387	KRAS:0.02864	ATRX:0.03472	CDKN2A:0.02597	CIC:0.04702	11:0.01864	16:0.03046	1p:0.02309	16p:0.02500	IDH1:0.03059
IDH1:0.06353	ERBB2:0.02379	CHD4:0.02818	CTCF:0.03463	ZC3H18:0.02551	ARID1A:0.03621	14:0.01830	11:0.02822	3p:0.02270	6p:0.02384	CTNNB1:0.03019
CCND1:0.05981	GTF2I:0.02367	PIK3CA:0.02486	ZFP36L2:0.03105	BAX:0.02542	ATRX:0.03388	13:0.01821	5:0.02722	16q:0.02185	9q:0.02288	NRAS:0.03006
GTF2I:0.05782	HIST2H2BE:0.02357	EGFR:0.02227	RPL22:0.02937	NUP93:0.02493	PTEN:0.03030	18:0.01808	8:0.02698	9p:0.02073	11q:0.02210	TTK:0.02882
KRAS:0.05276	DDR2:0.02355	CRB1:0.02057	MAP3K1:0.02925	E2F1:0.02383	MAP2K4:0.02839	1:0.01785	13:0.02652	11p:0.02070	8q:0.02032	22:0.02770
AKT1:0.05268	CACNA1E:0.02347	ERBB3:0.01916	CNOT1:0.02848	CBWD3:0.02373	CDH1:0.02798	2:0.01762	18:0.02534	11q:0.02035	17q:0.02030	PIK3CA:0.02765
GNAQ:0.05087	SOX17:0.02333	BRAF:0.01883	HNRNPDL:0.02827	PTMA:0.02350	SMAD4:0.02784	21:0.01751	12:0.02364	7p:0.02023	7p:0.02026	PTEN:0.02756
KAT8:0.04827	H3F3A:0.02303	CACNA1E:0.01865	B2M:0.02801	NF2:0.02344	CBFB:0.02757	19:0.01725	7:0.02361	4p:0.02013	20p:0.02002	FLT4:0.02741
RHOA:0.04639	EGFR:0.02274	POLQ:0.01752	KMT2D:0.02697	VHL:0.02299	BAP1:0.02729	9:0.01720	14:0.02277	8p:0.02005	7q:0.01982	8:0.02692
CTNNB1:0.04356	SPOP:0.02268	GNAS:0.01696	CIC:0.02696	MLL4:0.02222	NF2:0.02577	6:0.01688	20:0.02131	17p:0.01968	20q:0.01888	KRAS:0.02651
GNA11:0.04083	FGFR2:0.02226	PPP2R1A:0.01647	TTK:0.02683	GPS2:0.02212	STK11:0.02521	4:0.01685	3:0.02094	3q:0.01930	4p:0.01883	ARID1A:0.02640
PIK3CA:0.04011	GNA11:0.02198	TRRAP:0.01636	CDKN1B:0.02681	BRD7:0.02197	NCOR1:0.02480	17:0.01670	19:0.02037	18p:0.01920	3q:0.01880	KMT2D:0.02638
RET:0.03150	BRAF:0.02175	NFE2L2:0.01518	PBRM1:0.02667	RPL22:0.02188	SETD2:0.02447	15:0.01657	21:0.01988	6p:0.01864	2q:0.01800	GTF2I:0.02635
MTOR:0.03128	HEPH:0.02174	COL1A2:0.01478	CDH1:0.02652	LYRM4:0.02180	APC:0.02315	12:0.01574	6:0.01898	10p:0.01858	2p:0.01791	CRB1:0.02626
FGFR2:0.03085	MYC:0.02174	COL11A1:0.01407	TP53:0.02646	TRAF3:0.02167	KMT2C:0.02272	16:0.01523	4:0.01886	10q:0.01827	5p:0.01774	1q:0.02615
NFE2L2:0.03071	G6PD:0.02169	ATR:0.01388	APC:0.02644	THRAP3:0.02163	MLL3:0.02272	5:0.01328	2:0.01828	4q:0.01812	18p:0.01750	HNRNPDL:0.02591
EEF1A1:0.03010	EIF1AX:0.02148	COL3A1:0.01212	GATA3:0.02621	RPL5:0.02154	LATS1:0.02205		1:0.01756	18q:0.01759	12p:0.01747	VHL:0.02590
COL1A2:0.02988	KAT8:0.02143		ACVR2A:0.02603	EP300:0.02142	RB1:0.02137		15:0.01734	2p:0.01743	19q:0.01733	KMT2C:0.02575
SPOP:0.02885	RAC1:0.02099		KMT2C:0.02597	ATXN3:0.02140	ARID1B:0.01978		22:0.01420	19p:0.01734	3p:0.01575	BAP1:0.02567
PCBP1:0.02863	CCND1:0.02081		SIN3A:0.02576	DNMT3A:0.02139	NF1:0.01846			2q:0.01731	10p:0.01534	FGFR2:0.02556
DICER1:0.02820	RBM39:0.02068		PPM1D:0.02556	EPHA2:0.02136	KMT2A:0.01796			16p:0.01615	12q:0.01491	ZC3H18:0.02545
ERBB2:0.02718	CUL1:0.02047		BCOR:0.02489	KLF5:0.02132	MLL:0.01796			5q:0.01584		10:0.02536
SOS1:0.02708	STAT3:0.02046		NIPBL:0.02432	MSH6:0.02122	NSD1:0.01720			9q:0.01566		ATRX:0.02531
SF3B1:0.02702	SMAD3:0.02037		NSD1:0.02427	NOTCH1:0.02116	FAT1:0.01698			17q:0.01337		BAX:0.02527
CHD4:0.02657	GNA13:0.02018		FBXW7:0.02426	CBFB:0.02112	EP300:0.01692					CDKN2A:0.02473
GNAS:0.02588	PLCG1:0.02013		KMT2B:0.02421	FAM123B:0.02100	KMT2D:0.01672					5:0.02467
SOX17:0.02582	PPP6C:0.02004		CHD3:0.02416	TBL1XR1:0.02097	MLL2:0.01672					NUP93:0.02460
SMARCA4:0.02493	SF1:0.01999		SCAF4:0.02397	TP53:0.02097	TP53:0.01613					ERBB2:0.02455
RAC1:0.02464	GNAQ:0.01978		JAK1:0.02370	MYCL1:0.02092	FBXW7:0.01491					6q:0.02427
MYH9:0.02358	MET:0.01960		ARID1B:0.02358	MAX:0.02088	ATM:0.01308					EIF1AX:0.02425
SMAD3:0.02248	RXRA:0.01939		CDKN1A:0.02357	RBM10:0.02052	MGA:0.01191					GNA11:0.02422
MAP2K1:0.02152	MAPK1:0.01925		RNF43:0.02330	BRCA2:0.02047						KMT2B:0.02418
MYC:0.02134	PIK3R2:0.01915		FOXA2:0.02317	CCAR1:0.02032						16p:0.02415
PPP2R1A:0.02130	PTPN11:0.01913		ATM:0.02310	FUBP1:0.02005						GNAQ:0.02403
CACNA1E:0.02029	MAP2K1:0.01913		ARHGAP35:0.02303	GATA3:0.02001						GRIN2A:0.02398
WT1:0.01984	MTOR:0.01908		ASXL1:0.02295	CUL3:0.01986						SOX17:0.02373
GRIN2A:0.01971	PIK3CB:0.01904		GPS2:0.02288	LATS1:0.01975						CBWD3:0.02371
CRB1:0.01935	TNNI3K:0.01897		HLA-A:0.02283	SETD2:0.01969						SPOP:0.02362
IL1RAPL2:0.01919	TP63:0.01886		BRCA2:0.02275	TBX3:0.01957						7:0.02361
IDH2:0.01902	FAT4:0.01886		DNMT3A:0.02262	CHD8:0.01953						PTMA:0.02357
FAT4:0.01867	ATR:0.01883		NF1:0.02262	KLF6:0.01947						3:0.02348
PIK3R2:0.01855	GNAS:0.01875		HLA-B:0.02261	DAZAP1:0.01942						HIST2H2BE:0.02344
ERBB3:0.01849	KEAP1:0.01863		PGR:0.02261	CDKN1B:0.01940						E2F1:0.02338
DDR2:0.01840	RET:0.01858		SETD2:0.02260	ATF7IP:0.01937						MTOR:0.02332
POLQ:0.01839	SF3B1:0.01856		KANSL1:0.02226	HSP90AB1:0.01935						DDR2:0.02329
FOXA1:0.01830	NFE2L2:0.01840		CREBBP:0.02206	STK11:0.01923						6p:0.02328
ATR:0.01817	CDK4:0.01821		MAX:0.02195	RQCD1:0.01920						1p:0.02309
KDR:0.01815	ERCC2:0.01819		YLPM1:0.02195	TGFBR2:0.01919						12:0.02308
ERBB4:0.01776	KRT15:0.01811		SOX9:0.02194	AJUBA:0.01919						CACNA1E:0.02292
U2AF1:0.01755	COL1A2:0.01806		USP9X:0.02184	FOXA2:0.01914						TRRAP:0.02284
PLCG1:0.01740	WT1:0.01805		NCOR1:0.02183	ELF3:0.01914						19q:0.02284
GRM7:0.01729	RRAS2:0.01798		INPPL1:0.02173	SCAF4:0.01911						H3F3A:0.02274
MAPK1:0.01710	SOS1:0.01796		CASP8:0.02159	CNOT1:0.01903						RPL22:0.02271
FGFR3:0.01698	ESR1:0.01796		BRD7:0.02155	ZFP36L2:0.01900						NF2:0.02270
CUL1:0.01680	METTL14:0.01795		FAT1:0.02146	RB1:0.01895						17:0.02262
KEAP1:0.01675	HRAS:0.01789		ARID2:0.02137	IRF6:0.01880						TP53:0.02258
EGFR:0.01669	PIK3CA:0.01785		SAMHD1:0.02134	ASXL1:0.01878						3p:0.02234
KIT:0.01620	RAF1:0.01776		DAZAP1:0.02111	MSH2:0.01872						KANSL1:0.02226
MYH2:0.01616	TDG:0.01773		EP300:0.02110	WAC:0.01868						GPS2:0.02226
TP63:0.01603	POLQ:0.01763		DDX3X:0.02106	ZC3H13:0.01859						BRD7:0.02195
PTPN11:0.01586	IDH2:0.01759		CCAR1:0.02100	XPO4:0.01856						16q:0.02190
HEPH:0.01561	RHOA:0.01758		TGFBR2:0.02079	ARID1A:0.01855						KAT8:0.02186
TRRAP:0.01540	DICER1:0.01758		KMT2A:0.02057	SMARCA1:0.01853						DNMT3A:0.02185
EPAS1:0.01513	ERBB3:0.01754		TCF12:0.02048	INPPL1:0.01853						MYC:0.02173
COL11A1:0.01511	KIT:0.01750		NOTCH1:0.02043	PSIP1:0.01845						EGFR:0.02171
SI:0.01481	SLC27A5:0.01749		CUL3:0.02027	PBRM1:0.01835						G6PD:0.02170
COL3A1:0.01459	CHD4:0.01749		ZC3H13:0.02007	ATM:0.01833						CCND1:0.02169
PIK3CB:0.01401	CTNNB1:0.01736		RB1:0.02003	BMPR1A:0.01832						LYRM4:0.02163
H3F3A:0.01395	LZTR1:0.01735		TBX3:0.01998	PTCH1:0.01831						MLL4:0.02157
SCN2A:0.01354	KRAS:0.01734		STAG2:0.01996	JAK1:0.01829						ASXL1:0.02150
CDK4:0.01280	MYH9:0.01720		MGA:0.01992	CDH1:0.01821						PBRM1:0.02137
	WTAP:0.01695		FUBP1:0.01982	SMAD2:0.01820						BRCA2:0.02133
	SMARCA4:0.01687		ACVR1B:0.01958	ARID1B:0.01819						20:0.02131
	MAP2K2:0.01684		KDM6A:0.01947	BRE:0.01818						EP300:0.02128
	KDR:0.01680		FAM123B:0.01943	FTSJD1:0.01817						CTCF:0.02128
	PCBP1:0.01671		CHD8:0.01937	MAP2K4:0.01817						THRAP3:0.02124
	SCN2A:0.01669		IRF2:0.01926	BCOR:0.01815						ZFP36L2:0.02119
	FGFR3:0.01661		STK11:0.01922	CASP8:0.01814						KLF5:0.02113
	FOXA1:0.01658		RASA1:0.01921	MLL3:0.01799						HEPH:0.02112
	COL11A1:0.01656		CDK12:0.01919	PTEN:0.01791						9p:0.02110
	IDH1:0.01653		THRAP3:0.01912	KDM5C:0.01786						RAC1:0.02109
	PPP2R1A:0.01650		AMER1:0.01880	DYRK1A:0.01785						GATA3:0.02109
	EEF1A1:0.01640		DYRK1A:0.01871	IRF2:0.01781						16:0.02107
	EPAS1:0.01631		AXIN2:0.01840	ZNF750:0.01777						MAX:0.02105
	NRAS:0.01627		MAP2K4:0.01831	NAA15:0.01776						NOTCH1:0.02092
	AMD1:0.01625		MLL3:0.01827	YLPM1:0.01772						CBFB:0.02090
	ERBB4:0.01623		KLF5:0.01823	B2M:0.01769						MYCL1:0.02090
	RHOB:0.01621		BRCA1:0.01823	MLL:0.01769						ATXN3:0.02081
	U2AF1:0.01621		MSH2:0.01799	ATRX:0.01758						SF3B1:0.02076
	ACVR1:0.01604		BAP1:0.01789	CHD3:0.01754						FUBP1:0.02073
	COL3A1:0.01595		ATF7IP:0.01787	TSC1:0.01753						11p:0.02073
	AKT1:0.01590		ELF3:0.01766	CDKN1A:0.01751						RPL5:0.02069
	MYH2:0.01259		PTCH1:0.01756	FAT1:0.01746						RBM39:0.02068
	GRM7:0.01198		CTNND1:0.01750	ACVR2A:0.01745						11q:0.02066
	IL1RAPL2:0.01145		SMARCA1:0.01731	CTNND1:0.01742						CIC:0.02066
	SI:0.01121		RBM10:0.01729	SMAD4:0.01741						EPHA2:0.02053
			TBL1XR1:0.01727	BMPR2:0.01730						SETD2:0.02050
			SMAD2:0.01721	HLA-A:0.01727						SMAD3:0.02049
			KDM5C:0.01697	PGR:0.01708						NFE2L2:0.02049
			EPHA2:0.01676	HLA-B:0.01704						TRAF3:0.02048
			KRT222:0.01671	CIC:0.01696						STAT3:0.02045
			MSH6:0.01663	RNF111:0.01695						FAM123B:0.02042
			MLL2:0.01661	RTF1:0.01660						KMT2A:0.02039
			TSC1:0.01650	NCOR1:0.01649						CHD4:0.02037
			MYCL:0.01635	USP9X:0.01642						CCAR1:0.02033
			AJUBA:0.01631	AXIN1:0.01634						8q:0.02032
			CDKN2A:0.01591	PPP3R1:0.01623						BCOR:0.02029
			ZNF750:0.01591	CTCF:0.01617						SCAF4:0.02029
			PSIP1:0.01573	ARID2:0.01616						7p:0.02026
			RNF111:0.01551	DHX15:0.01614						GNA13:0.02022
			AXIN1:0.01551	DDX3X:0.01614						20p:0.02013
			SMAD4:0.01532	MLL2:0.01611						CDKN1B:0.02011
			NF2:0.01493	BCL2L11:0.01609						SF1:0.02011
			KLF6:0.01477	SIN3A:0.01607						CUL1:0.02006
			CHEK2:0.01475	KRT222:0.01602						FOXA2:0.02006
			MLL4:0.01470	ARHGAP35:0.01601						8p:0.02006
			TRAF3:0.01468	ACVR1B:0.01600						PIK3R1:0.02004
			ATXN3:0.01414	KDM6A:0.01600						MET:0.02001
			CBFB:0.01412	BRCA1:0.01594						PPP6C:0.02000
			RPL5:0.01407	FBXW7:0.01592						CUL3:0.02000
			IRF6:0.01385	STAG2:0.01590						4p:0.01997
			MLL:0.01375	TP53BP1:0.01581						TBL1XR1:0.01996
			CMTR2:0.01366	TCF12:0.01578						PLCG1:0.01991
			BMPR1A:0.01226	ELL2:0.01567						RHOA:0.01987
				SAMHD1:0.01554						CDH1:0.01984
				NSD1:0.01551						7q:0.01982
				RNF43:0.01543						LATS1:0.01978
				SOX9:0.01541						17p:0.01978
				AXIN2:0.01538						TBX3:0.01968
				MAP3K1:0.01534						MAP2K1:0.01963
				HNRPDL:0.01533						ACVR2A:0.01961
				PIK3R1:0.01528						DAZAP1:0.01960
				KIAA1267:0.01512						HSP90AB1:0.01958
				MGA:0.01504						RXRA:0.01956
				RASA1:0.01495						11:0.01953
				CDK12:0.01487						GNAS:0.01948
				NIPBL:0.01477						SOS1:0.01948
				NF1:0.01476						TGFBR2:0.01946
				PPM1D:0.01458						19:0.01946
				APC:0.01455						JAK1:0.01946
				CREBBP:0.01438						STK11:0.01945
										RBM10:0.01945
										RQCD1:0.01940
										NIPBL:0.01939
										CHD8:0.01932
										CNOT1:0.01931
										RB1:0.01925
										ATM:0.01920
										AKT1:0.01920
										13:0.01917
										ARID1B:0.01917
										17q:0.01914
										CASP8:0.01907
										PIK3R2:0.01907
										RET:0.01903
										METTL14:0.01901
										MAPK1:0.01898
										SMARCA4:0.01897
										TNNI3K:0.01897
										RRAS2:0.01890
										20q:0.01888
										KLF6:0.01885
										ATF7IP:0.01885
										3q:0.01884
										MSH6:0.01883
										AJUBA:0.01882
										ZC3H13:0.01880
										PIK3CB:0.01878
										CHD3:0.01876
										ELF3:0.01874
										FAT4:0.01872
										INPPL1:0.01871
										TP63:0.01866
										ESR1:0.01864
										B2M:0.01861
										XPO4:0.01859
										14:0.01857
										PTPN11:0.01853
										ATR:0.01851
										MSH2:0.01847
										FAT1:0.01842
										DICER1:0.01839
										18:0.01838
										MLL3:0.01836
										WAC:0.01835
										EEF1A1:0.01833
										MAP2K4:0.01832
										AMER1:0.01831
										DYRK1A:0.01830
										LZTR1:0.01830
										10q:0.01827
										APC:0.01824
										WT1:0.01822
										COL1A2:0.01822
										USP9X:0.01820
										SMARCA1:0.01819
										KEAP1:0.01818
										CDKN1A:0.01818
										4q:0.01817
										PSIP1:0.01817
										NSD1:0.01816
										18p:0.01815
										PTCH1:0.01814
										FTSJD1:0.01813
										HLA-A:0.01812
										KRT15:0.01810
										ARHGAP35:0.01808
										BRE:0.01807
										19p:0.01807
										HLA-B:0.01806
										9:0.01806
										SMAD2:0.01806
										21:0.01803
										2:0.01800
										ERCC2:0.01798
										YLPM1:0.01797
										FBXW7:0.01796
										MAP3K1:0.01795
										IRF2:0.01794
										SIN3A:0.01787
										CDK4:0.01785
										NAA15:0.01784
										ERBB3:0.01783
										2p:0.01781
										12p:0.01781
										5p:0.01774
										TDG:0.01773
										ARID2:0.01772
										POLQ:0.01772
										6:0.01772
										1:0.01769
										RNF43:0.01768
										PGR:0.01768
										IDH2:0.01765
										SMAD4:0.01762
										18q:0.01761
										BMPR1A:0.01757
										MYH9:0.01750
										SLC27A5:0.01750
										MLL:0.01748
										KDM5C:0.01747
										2q:0.01746
										CTNND1:0.01744
										ZNF750:0.01742
										NCOR1:0.01742
										STAG2:0.01740
										TSC1:0.01740
										9q:0.01740
										PCBP1:0.01738
										PPP2R1A:0.01737
										BMPR2:0.01731
										RAF1:0.01730
										KIT:0.01729
										DDX3X:0.01717
										IRF6:0.01713
										KDM6A:0.01709
										SOX9:0.01708
										WTAP:0.01703
										4:0.01694
										NF1:0.01690
										FOXA1:0.01689
										KDR:0.01683
										ACVR1:0.01677
										RNF111:0.01673
										MAP2K2:0.01669
										FGFR3:0.01668
										ACVR1B:0.01666
										RTF1:0.01662
										15:0.01662
										BRCA1:0.01653
										TCF12:0.01646
										CREBBP:0.01644
										PPM1D:0.01638
										BCL2L11:0.01636
										MYCL:0.01635
										U2AF1:0.01632
										COL11A1:0.01630
										PPP3R1:0.01625
										MGA:0.01624
										AXIN1:0.01621
										MLL2:0.01621
										RHOB:0.01618
										DHX15:0.01615
										AMD1:0.01614
										SCN2A:0.01608
										EPAS1:0.01607
										KRT222:0.01606
										AXIN2:0.01605
										TP53BP1:0.01601
										SAMHD1:0.01600
										5q:0.01591
										10p:0.01585
										CDK12:0.01575
										ELL2:0.01567
										ERBB4:0.01565
										RASA1:0.01563
										GRM7:0.01545
										COL3A1:0.01544
										HNRPDL:0.01533
										12q:0.01525
										KIAA1267:0.01506
										MYH2:0.01432
										CMTR2:0.01372
										IL1RAPL2:0.01332
										SI:0.01241
