## Additional file 1 for "Novel Driver Strength Index highlights important cancer genes in TCGA PanCanAtlas patients": 2021_8_16_20_32_distribution_events_detailed_females_genes_NDSI_top.tsv

673	BRAF	0.27598
3265	HRAS	0.12084
4893	NRAS	0.10996
	10	0.06731
1964	EIF1AX	0.06596
7428	VHL	0.06464
3417	IDH1	0.06353
595	CCND1	0.05981
55193	PBRM1	0.05914
100093631	GTF2I	0.05782
8880	FUBP1	0.05637
2263	FGFR2	0.05463
	19q	0.05445
	17	0.05315
3845	KRAS	0.05276
207	AKT1	0.05268
2776	GNAQ	0.05087
