## Additional file 1 for "Novel Driver Strength Index highlights important cancer genes in TCGA PanCanAtlas patients": 2021_8_16_20_32_distribution_events_detailed_genes_DSI.tsv

SNA-based oncogenic events	CNA-based oncogenic events	Mixed oncogenic events	SNA-based tumor suppressor events	CNA-based tumor suppressor events	Mixed tumor suppressor events	Driver chromosome losses	Driver chromosome gains	Driver arm losses	Driver arm gains	Driver events of all classes
BRAF:1.14091	MYC:0.65248	PIK3CA:0.07867	TP53:0.70572	CHEK2:0.57458	TP53:0.24673	22:0.57137	7:0.54787	8p:0.68703	1q:0.59766	BRAF:1.61506
PIK3CA:0.41506	H3F3A:0.55903	EGFR:0.06547	ATRX:0.30461	RB1:0.55665	VHL:0.08268	13:0.45592	20:0.44879	17p:0.57935	8q:0.49712	TP53:1.19554
IDH1:0.37580	MET:0.55669	KRAS:0.04661	ARID1A:0.28258	KLF5:0.55014	PTEN:0.08112	14:0.32496	8:0.21847	3p:0.45603	5p:0.36920	PIK3CA:0.86487
CTNNB1:0.20519	RAC1:0.55566	MET:0.02381	KMT2C:0.27567	ZC3H13:0.54224	PBRM1:0.07331	18:0.31561	12:0.18129	16q:0.39623	3q:0.29079	PTEN:0.84351
KRAS:0.19851	EGFR:0.53809	TRRAP:0.02344	PTEN:0.26432	CDKN2A:0.53136	RB1:0.04458	21:0.29762	5:0.15923	6q:0.36600	6p:0.20849	8p:0.69298
NRAS:0.17401	CUL1:0.50925	COL11A1:0.02147	KMT2D:0.26182	PTEN:0.49807	APC:0.04065	10:0.29478	16:0.15207	1p:0.36588	20q:0.18801	ARID1A:0.67773
HRAS:0.15100	TP63:0.49775	POLQ:0.02101	APC:0.17727	MAP2K4:0.46683	ATM:0.04054	15:0.29292	17:0.13650	5q:0.35533	17q:0.18010	MYC:0.67409
SMARCA4:0.12507	TRRAP:0.48804	BRAF:0.02040	FAT1:0.17297	EP300:0.46647	ATRX:0.03381	4:0.29274	13:0.09849	9p:0.26549	7p:0.17649	RB1:0.66186
MTOR:0.10100	GTF2I:0.47342	ERBB2:0.02015	ATM:0.14937	EPHA2:0.45460	SETD2:0.03102	9:0.25272	19:0.09566	18q:0.20911	16p:0.17475	EGFR:0.65263
CHD4:0.09672	BRAF:0.45375	CACNA1E:0.01959	NF1:0.14883	ZC3H18:0.44366	SMAD4:0.02929	11:0.16713	2:0.09161	10q:0.17801	12p:0.15862	22:0.63425
GTF2I:0.09486	CRB1:0.44629	MYH9:0.01836	KMT2B:0.13768	CHD3:0.44319	BAP1:0.02767	6:0.09479	21:0.08983	4q:0.17407	19q:0.13143	CHEK2:0.62679
SF3B1:0.09283	COL1A2:0.42634	NFE2L2:0.01832	PIK3R1:0.13008	SMAD4:0.44083	CDH1:0.02350	17:0.09212	3:0.06950	19p:0.16384	2p:0.11664	ZC3H13:0.62391
POLQ:0.08097	POLQ:0.42505	COL3A1:0.01779	NIPBL:0.12837	PSIP1:0.43728	FUBP1:0.02243	16:0.08561	22:0.06287	11p:0.16168	10p:0.11309	CDKN2A:0.60679
SPOP:0.07818	HIST2H2BE:0.42190	COL1A2:0.01747	SETD2:0.12788	NCOR1:0.43227	FAT1:0.02225	3:0.08235	14:0.04113	11q:0.13381	18p:0.08971	1q:0.60142
ERBB3:0.07450	GNAS:0.42073	ATR:0.01503	KMT2A:0.12519	VHL:0.43109	NF1:0.02000	2:0.06861	10:0.04045	4p:0.13335	7q:0.08269	ATRX:0.59815
GNAQ:0.06943	PLCG1:0.41199	TP63:0.01364	NSD1:0.12249	BAP1:0.42964	CIC:0.01951	1:0.04393	1:0.03981	19q:0.10294	20p:0.05919	17p:0.59661
SI:0.06940	ATR:0.40145	ERBB3:0.01204	FBXW7:0.12086	SETD2:0.42400	KMT2C:0.01900	19:0.03825	6:0.03781	9q:0.09831	9q:0.05648	MET:0.59349
GNAS:0.06762	ERBB2:0.39783	CRB1:0.01191	CREBBP:0.11626	BRCA2:0.41515	MLL3:0.01900	5:0.03453	9:0.03274	10p:0.05926	11q:0.03484	SETD2:0.58289
KIT:0.06384	DDR2:0.39410	SCN2A:0.01188	USP9X:0.11240	TTK:0.41365	ARID1A:0.01870	12:0.00641	15:0.02483	2q:0.04009	19p:0.03083	EP300:0.58156
FGFR2:0.06203	RBM39:0.37381	ERBB4:0.01063	BCOR:0.11050	GPS2:0.41266	STK11:0.01832	8:0.00230	18:0.02278	6p:0.03655	12q:0.02810	H3F3A:0.57789
NFE2L2:0.06065	CACNA1E:0.37148	FGFR2:0.01053	CTCF:0.10946	LATS1:0.40924	MGA:0.01743		11:0.02102	3q:0.03509	3p:0.01837	IDH1:0.57713
EIF1AX:0.05957	PIK3CA:0.37114	RAF1:0.00841	BRCA2:0.10940	SMAD2:0.40905	FBXW7:0.01699		4:0.01546	16p:0.03390	2q:0.01792	KLF5:0.57603
FGFR3:0.05798	CDK4:0.35700	CHD4:0.00839	NOTCH1:0.10819	PIK3R1:0.40736	NCOR1:0.01637			18p:0.02869	17p:0.01727	FAT1:0.57077
KEAP1:0.05595	GNA13:0.34357	PPP2R1A:0.00830	MGA:0.10613	PBRM1:0.40713	CHEK2:0.01553			2p:0.01779	4p:0.01565	GTF2I:0.56932
PPP2R1A:0.05442	KEAP1:0.34330	GNAS:0.00809	EP300:0.10472	RPL22:0.40571	NF2:0.01510			12p:0.00975	5q:0.01161	RAC1:0.56878
ATR:0.05409	SOX17:0.34198	ERCC2:0.00768	CIC:0.10074	FTSJD1:0.40487	BRCA2:0.01508			17q:0.00917	9p:0.00807	PBRM1:0.56381
AKT1:0.05233	PIK3R2:0.32560	PLCG1:0.00762	KDM6A:0.09638	MLL:0.40475	NSD1:0.01285			20p:0.00856	8p:0.00594	ATM:0.56304
FOXA1:0.05187	PIK3CB:0.31422	CTNNB1:0.00717	CHD8:0.09484	IRF2:0.39725	KMT2A:0.01248			7p:0.00672	16q:0.00509	KRAS:0.55534
EGFR:0.04906	KRT15:0.31370	GRIN2A:0.00639	ARID2:0.09446	NF2:0.39272	MLL:0.01248			12q:0.00509	4q:0.00352	13:0.55441
ERBB2:0.04844	KRAS:0.31021	SOX17:0.00585	STAG2:0.09249	BMPR1A:0.38214	ARID1B:0.01236			1q:0.00376	6q:0.00242	CUL1:0.54878
SOS1:0.04766	KAT8:0.30742	RET:0.00563	CHD3:0.09039	ARID1B:0.37982	LATS1:0.01147			5p:0.00239	11p:0.00185	7:0.54787
GNA11:0.04572	G6PD:0.28942	CUL1:0.00547	ARHGAP35:0.08908	XPO4:0.37892	KMT2D:0.01145				10q:0.00182	PIK3R1:0.54349
CACNA1E:0.04441	SLC27A5:0.28584	FGFR3:0.00538	SCAF4:0.08749	ARID1A:0.37645	MLL2:0.01145				18q:0.00163	BRCA2:0.53963
EEF1A1:0.04415	CCND1:0.28537	DDR2:0.00535	ARID1B:0.08455	FAT1:0.37554	KDM6A:0.01123				1p:0.00110	CHD3:0.53941
MAP2K1:0.03428	FLT4:0.28319	HEPH:0.00530	NCOR1:0.08433	ATM:0.37313	ARID2:0.01102					VHL:0.53561
CUL1:0.03406	SPOP:0.27295	HRAS:0.00523	RNF43:0.08400	RPL5:0.36755	EP300:0.01037					NCOR1:0.53297
EPAS1:0.03331	ERCC2:0.26537	SMARCA4:0.00515	KANSL1:0.08341	TGFBR2:0.36038	RASA1:0.00909					TRRAP:0.53297
GRM7:0.03283	ERBB3:0.26054	SOS1:0.00481	PBRM1:0.08337	ATXN3:0.35902	MAP2K4:0.00881					APC:0.53028
MYH2:0.03209	MAP2K2:0.25898	KIT:0.00433	ATF7IP:0.07978	BRD7:0.35720	AXIN1:0.00879					POLQ:0.52702
WT1:0.03126	GNA11:0.25596	FAT4:0.00421	ZC3H13:0.07684	GATA3:0.35583	CREBBP:0.00875					TP63:0.52400
COL11A1:0.03115	RXRA:0.25254	MYC:0.00419	BRCA1:0.07522	PGR:0.35117	DYRK1A:0.00802					EPHA2:0.52271
IDH2:0.03078	SMARCA4:0.25130	HIST2H2BE:0.00386	MAP3K1:0.07430	BAX:0.34931	TSC1:0.00757					MAP2K4:0.51286
PTPN11:0.03036	PPP2R1A:0.24812	KEAP1:0.00369	CDKN2A:0.07188	CBFB:0.34410	ACVR2A:0.00733					SMAD4:0.51174
U2AF1:0.02865	CHD4:0.23705	SF3B1:0.00354	AMER1:0.07108	RASA1:0.34130	PSIP1:0.00730					BAP1:0.50539
CRB1:0.02649	GRIN2A:0.23617	PIK3CB:0.00354	SMARCA1:0.06902	MAP3K1:0.33900	BCOR:0.00729					8q:0.49712
PIK3R2:0.02557	U2AF1:0.23473	FOXA1:0.00338	RASA1:0.06792	PTCH1:0.33826	USP9X:0.00700					GNAS:0.49643
IL1RAPL2:0.02428	MAPK1:0.23402	DICER1:0.00331	PTCH1:0.06657	B2M:0.33797	NOTCH1:0.00640					CRB1:0.48469
RHOA:0.02348	TDG:0.23289	AKT1:0.00315	JAK1:0.06653	WAC:0.33696	B2M:0.00624					ARID1B:0.47672
SOX17:0.02346	AKT1:0.22384	IDH2:0.00313	ACVR2A:0.06635	CNOT1:0.32791	CBFB:0.00622					3p:0.47440
MAPK1:0.02317	PTPN11:0.22346	G6PD:0.00298	ASXL1:0.06616	CBWD3:0.32714	ARHGAP35:0.00616					ATR:0.47058
TRRAP:0.02149	PCBP1:0.22330	KDR:0.00294	CDH1:0.06409	FBXW7:0.32710	BRD7:0.00612					PSIP1:0.46737
FAT4:0.02084	LZTR1:0.22290	U2AF1:0.00293	GATA3:0.06374	CDH1:0.32694	TP53BP1:0.00609					ERBB2:0.46643
PCBP1:0.02073	RAF1:0.21823	MTOR:0.00289	MLL3:0.06359	TP53BP1:0.31591	PIK3R1:0.00605					FBXW7:0.46495
COL1A2:0.02045	EIF1AX:0.21621	AMD1:0.00279	EPHA2:0.06350	KLF6:0.31459	STAG2:0.00602					COL1A2:0.46427
ERBB4:0.01900	PPP6C:0.21276	FLT4:0.00274	CASP8:0.06091	APC:0.31236	CNOT1:0.00601					ZC3H18:0.45687
CDK4:0.01792	SOS1:0.21001	IDH1:0.00272	RB1:0.06064	DYRK1A:0.31160	CHD3:0.00583					RPL22:0.45492
SCN2A:0.01782	FOXA1:0.20978	EPAS1:0.00269	SIN3A:0.06036	MAX:0.30816	YLPM1:0.00575					20:0.44879
DDR2:0.01780	IDH2:0.20737	KRT15:0.00259	TBX3:0.05989	THRAP3:0.30795	TGFBR2:0.00545					SMAD2:0.44838
MYC:0.01743	COL3A1:0.20415	TDG:0.00249	CDK12:0.05961	JAK1:0.30669	IRF2:0.00499					NF2:0.44397
RET:0.01711	STAT3:0.19886	LZTR1:0.00245	CTNND1:0.05867	CCAR1:0.30359	TCF12:0.00496					MLL:0.43624
H3F3A:0.01653	IDH1:0.19861	NRAS:0.00239	DNMT3A:0.05827	RNF111:0.30192	JAK1:0.00491					CACNA1E:0.43548
DICER1:0.01521	NFE2L2:0.19636	PCBP1:0.00237	KDM5C:0.05817	NUP93:0.30073	PGR:0.00486					TTK:0.43084
COL3A1:0.01507	RHOB:0.19510	H3F3A:0.00233	TSC1:0.05749	TRAF3:0.29976	ZC3H13:0.00483					PLCG1:0.43036
GRIN2A:0.01429	EPAS1:0.19007	SLC27A5:0.00229	DYRK1A:0.05431	RTF1:0.29767	PTCH1:0.00471					GPS2:0.43023
KDR:0.01381	ACVR1:0.18749	RAC1:0.00212	CUL3:0.05147	TSC1:0.29695	EPHA2:0.00460					LATS1:0.42921
MET:0.01299	MYH9:0.18565	IL1RAPL2:0.00206	MSH6:0.05060	BCOR:0.29575	CUL3:0.00456					IRF2:0.42771
TP63:0.01261	NRAS:0.17838	GNA13:0.00193	AXIN1:0.05018	TCF12:0.29326	BMPR2:0.00453					HIST2H2BE:0.42726
ERCC2:0.01239	SCN2A:0.17509	SMAD3:0.00187	PPM1D:0.04842	CHD8:0.28671	RNF111:0.00444					GATA3:0.42313
PIK3CB:0.01215	DICER1:0.17128	EIF1AX:0.00179	BAP1:0.04808	YLPM1:0.28391	CHD8:0.00427					RASA1:0.41832
LZTR1:0.01180	HEPH:0.16971	RBM39:0.00177	RPL22:0.04715	NAA15:0.28146	BRCA1:0.00423					MAP3K1:0.41747
KAT8:0.01151	SMAD3:0.16356	RHOA:0.00175	TCF12:0.04713	NOTCH1:0.27910	GPS2:0.00418					DDR2:0.41725
MYH9:0.01123	COL11A1:0.16091	WT1:0.00172	MSH2:0.04256	ELL2:0.27842	MAP3K1:0.00417					CDH1:0.41452
RAC1:0.01100	MAP2K1:0.15889	PIK3R2:0.00168	AXIN2:0.04254	FUBP1:0.27154	CDKN1A:0.00412					BCOR:0.41354
FLT4:0.01099	AMD1:0.15628	ESR1:0.00124	SOX9:0.04211	KDM6A:0.26979	SMARCA1:0.00394					FTSJD1:0.41349
HEPH:0.01087	SF3B1:0.15603	RXRA:0.00120	DDX3X:0.04178	SCAF4:0.26258	TBX3:0.00382					BMPR1A:0.41342
PLCG1:0.01075	MTOR:0.15489	MAPK1:0.00113	SMAD4:0.04162	STK11:0.26243	MAX:0.00377					NF1:0.41307
ESR1:0.01034	RRAS2:0.15244	WTAP:0.00112	ZFP36L2:0.04095	ATRX:0.25972	RBM10:0.00364					PTCH1:0.40954
CCND1:0.00933	FGFR3:0.15196	GTF2I:0.00104	RBM10:0.03994	MYCL1:0.25852	CMTR2:0.00363					KEAP1:0.40294
RXRA:0.00837	GNAQ:0.15115	SPOP:0.00102	RNF111:0.03877	MGA:0.25261	FTSJD1:0.00363					TGFBR2:0.40274
STAT3:0.00786	WTAP:0.14199	MYH2:0.00102	PGR:0.03824	CUL3:0.25123	GATA3:0.00356					16q:0.40132
SF1:0.00748	RET:0.13762	GNAQ:0.00101	HLA-B:0.03767	AJUBA:0.25027	CDKN2A:0.00355					RPL5:0.39743
RRAS2:0.00739	WT1:0.13614	MAP2K2:0.00101	THRAP3:0.03732	SMARCA1:0.24997	INPPL1:0.00349					BRD7:0.39708
RBM39:0.00726	KIT:0.13397	EEF1A1:0.00098	MAP2K4:0.03722	DDX3X:0.24907	SIN3A:0.00347					PGR:0.39426
ACVR1:0.00632	HRAS:0.13297	SF1:0.00083	TGFBR2:0.03691	ARHGAP35:0.24849	CDKN1B:0.00337					NOTCH1:0.39369
SMAD3:0.00629	EEF1A1:0.13173	PTPN11:0.00082	CHEK2:0.03668	PTMA:0.24640	SCAF4:0.00324					21:0.38745
TNNI3K:0.00611	TNNI3K:0.13129	ACVR1:0.00079	SMAD2:0.03648	NF1:0.24424	ZNF750:0.00318					CHD8:0.38583
RHOB:0.00537	FGFR2:0.12995	RHOB:0.00077	NF2:0.03615	TP53:0.24310	ZC3H18:0.00315					XPO4:0.38394
PPP6C:0.00459	ESR1:0.11485	STAT3:0.00070	TBL1XR1:0.03554	NSD1:0.23839	AJUBA:0.00295					RBM39:0.38283
MAP2K2:0.00380	ERBB4:0.11393	PPP6C:0.00068	ACVR1B:0.03400	KRT222:0.23606	CTNND1:0.00285					SMARCA4:0.38152
SLC27A5:0.00346	RHOA:0.11331	MAP2K1:0.00065	BRD7:0.03377	CTCF:0.23313	SMAD2:0.00284					JAK1:0.37814
KRT15:0.00342	KDR:0.10745	RRAS2:0.00045	MLL2:0.03338	CIC:0.23191	KDM5C:0.00268					B2M:0.37744
G6PD:0.00330	SF1:0.10657	METTL14:0.00037	B2M:0.03323	SIN3A:0.22603	AMER1:0.00257					KDM6A:0.37740
METTL14:0.00309	CTNNB1:0.10463	CDK4:0.00034	FUBP1:0.03161	BRCA1:0.21852	FAM123B:0.00257					MGA:0.37617
GNA13:0.00307	METTL14:0.08076	TNNI3K:0.00027	TRAF3:0.03102	DHX15:0.21682	THRAP3:0.00255					CDK4:0.37527
RAF1:0.00262	FAT4:0.05176	KAT8:0.00026	DAZAP1:0.03083	CREBBP:0.21601	CTCF:0.00252					DYRK1A:0.37393
WTAP:0.00179	SI:0.03555		FOXA2:0.03068	INPPL1:0.21524	HLA-A:0.00243					NSD1:0.37374
TDG:0.00153	IL1RAPL2:0.01452		BMPR1A:0.03014	CDKN1B:0.21488	RTF1:0.00234					ATXN3:0.37359
HIST2H2BE:0.00150	GRM7:0.01144		RPL5:0.02988	USP9X:0.21310	DHX15:0.00233					5p:0.37158
AMD1:0.00111	MYH2:0.01039		CMTR2:0.02834	KIAA1267:0.21303	CCAR1:0.00207					SOX17:0.37129
			ZNF750:0.02824	FAM123B:0.21284	RPL22:0.00206					6q:0.36843
			IRF6:0.02788	ATF7IP:0.21202	CASP8:0.00203					1p:0.36698
			CDKN1A:0.02780	CASP8:0.21145	TRAF3:0.00182					5q:0.36694
			HLA-A:0.02756	LYRM4:0.21084	NIPBL:0.00159					14:0.36609
			IRF2:0.02548	MLL4:0.20733	HNRNPDL:0.00153					TSC1:0.36201
			KLF5:0.02534	CTNND1:0.20699	HNRPDL:0.00153					CBFB:0.36077
			CNOT1:0.02500	RQCD1:0.20050	RNF43:0.00140					CNOT1:0.35892
			HNRNPDL:0.02341	KDM5C:0.19977	XPO4:0.00139					NRAS:0.35477
			ELF3:0.02332	BMPR2:0.19895	DNMT3A:0.00137					SCAF4:0.35331
			PSIP1:0.02280	HNRPDL:0.19615	ACVR1B:0.00129					PIK3R2:0.35285
			AJUBA:0.02185	ARID2:0.18879	DAZAP1:0.00116					BAX:0.35259
			VHL:0.02184	STAG2:0.18497	DDX3X:0.00115					CIC:0.35216
			KLF6:0.02146	ACVR1B:0.18298	BMPR1A:0.00115					SPOP:0.35215
			MLL:0.01901	PPM1D:0.17889	BAX:0.00113					GNA13:0.34857
			MAX:0.01827	CDK12:0.17680	HLA-B:0.00112					THRAP3:0.34782
			CDKN1B:0.01812	HLA-A:0.17672	FOXA2:0.00109					ERBB3:0.34709
			STK11:0.01741	MLL2:0.17558	NAA15:0.00107					TCF12:0.34535
			FAM123B:0.01660	ACVR2A:0.17427	SOX9:0.00102					RNF111:0.34513
			TTK:0.01639	AXIN1:0.17359	ATF7IP:0.00099					CTCF:0.34512
			ATXN3:0.01456	ZNF750:0.17145	KMT2B:0.00095					WAC:0.34475
			KRT222:0.01379	HLA-B:0.17113	MLL4:0.00095					ARHGAP35:0.34373
			GPS2:0.01340	TBX3:0.16750	NUP93:0.00089					CHD4:0.34216
			MLL4:0.01316	TBL1XR1:0.16563	MSH2:0.00085					CREBBP:0.34102
			MYCL:0.01234	MLL3:0.16341	HSP90AB1:0.00084					18:0.33838
			KIAA1267:0.01226	AXIN2:0.15750	TTK:0.00080					KLF6:0.33675
			CBFB:0.01045	RNF43:0.15016	KANSL1:0.00077					10:0.33523
			YLPM1:0.01017	RBM10:0.14966	KIAA1267:0.00077					TRAF3:0.33259
			ZC3H18:0.01007	CDKN1A:0.14931	BRE:0.00072					USP9X:0.33250
			LATS1:0.00850	ZFP36L2:0.14575	ELL2:0.00070					MAX:0.33020
			RTF1:0.00848	HSP90AB1:0.14157	KLF6:0.00069					PIK3CB:0.32990
			DHX15:0.00841	SOX9:0.13826	TBL1XR1:0.00068					TP53BP1:0.32913
			WAC:0.00747	DAZAP1:0.13272	ELF3:0.00062					CBWD3:0.32906
			NUP93:0.00743	DNMT3A:0.12559	RQCD1:0.00061					3q:0.32588
			TP53BP1:0.00713	MSH2:0.11926	MYCL:0.00060					FUBP1:0.32558
			SAMHD1:0.00705	FOXA2:0.11756	MYCL1:0.00060					SMARCA1:0.32294
			HSP90AB1:0.00648	BCL2L11:0.11317	KLF5:0.00056					KRT15:0.31971
			CCAR1:0.00638	PPP3R1:0.10648	E2F1:0.00038					KAT8:0.31919
			E2F1:0.00631	IRF6:0.10527	WAC:0.00032					15:0.31776
			PTMA:0.00616	BRE:0.09920	MSH6:0.00032					CTNNB1:0.31699
			NAA15:0.00542	ELF3:0.09516	ASXL1:0.00031					CCAR1:0.31203
			INPPL1:0.00525	MSH6:0.09302	PTMA:0.00028					PPP2R1A:0.31084
			FTSJD1:0.00499	NIPBL:0.08975	PPM1D:0.00028					NUP93:0.30905
			LYRM4:0.00490	SAMHD1:0.06214	ZFP36L2:0.00024					RTF1:0.30849
			BMPR2:0.00415	ASXL1:0.03975	IRF6:0.00022					4:0.30821
			XPO4:0.00363	E2F1:0.03851						CUL3:0.30726
			RQCD1:0.00358							GNA11:0.30168
			ELL2:0.00340							YLPM1:0.29983
			BCL2L11:0.00249							STK11:0.29816
			HNRPDL:0.00221							BRCA1:0.29796
			BAX:0.00215							FLT4:0.29692
			BRE:0.00200							G6PD:0.29570
			CBWD3:0.00192							CCND1:0.29470
			PPP3R1:0.00114							KMT2C:0.29467
			MYCL1:0.00032							ARID2:0.29427
										ATF7IP:0.29279
										DDX3X:0.29200
										SLC27A5:0.29159
										SIN3A:0.28986
										HRAS:0.28921
										NAA15:0.28795
										9:0.28546
										ERCC2:0.28544
										STAG2:0.28347
										ELL2:0.28252
										AKT1:0.27932
										EIF1AX:0.27757
										NFE2L2:0.27533
										AJUBA:0.27507
										CASP8:0.27439
										9p:0.27356
										KMT2D:0.27326
										CTNND1:0.26851
										U2AF1:0.26632
										FOXA1:0.26503
										MAP2K2:0.26379
										SOS1:0.26249
										RXRA:0.26212
										KDM5C:0.26062
										MYCL1:0.25945
										MTOR:0.25878
										MAPK1:0.25832
										GRIN2A:0.25685
										PTPN11:0.25464
										PTMA:0.25284
										SF3B1:0.25239
										KRT222:0.24984
										ACVR2A:0.24794
										PCBP1:0.24640
										MLL3:0.24601
										6p:0.24503
										IDH2:0.24127
										16:0.23767
										LZTR1:0.23714
										COL3A1:0.23701
										TDG:0.23691
										CDK12:0.23640
										CDKN1B:0.23637
										RNF43:0.23556
										19q:0.23436
										AXIN1:0.23256
										FAM123B:0.23202
										TBX3:0.23121
										RAF1:0.22926
										17:0.22863
										PPM1D:0.22759
										DHX15:0.22756
										EPAS1:0.22607
										KIAA1267:0.22606
										INPPL1:0.22398
										GNAQ:0.22159
										MLL4:0.22144
										8:0.22077
										MLL2:0.22040
										NIPBL:0.21971
										ACVR1B:0.21827
										PPP6C:0.21803
										LYRM4:0.21574
										FGFR3:0.21532
										MYH9:0.21524
										COL11A1:0.21352
										18q:0.21074
										HLA-B:0.20991
										16p:0.20865
										BMPR2:0.20762
										STAT3:0.20742
										HLA-A:0.20671
										SCN2A:0.20479
										RQCD1:0.20469
										ZNF750:0.20287
										FGFR2:0.20252
										KIT:0.20213
										TBL1XR1:0.20185
										RHOB:0.20123
										AXIN2:0.20004
										HNRPDL:0.19989
										19p:0.19467
										ACVR1:0.19461
										MAP2K1:0.19383
										5:0.19376
										RBM10:0.19325
										DICER1:0.18980
										17q:0.18927
										11:0.18815
										20q:0.18801
										12:0.18771
										ZFP36L2:0.18695
										HEPH:0.18588
										DNMT3A:0.18523
										7p:0.18321
										SOX9:0.18138
										CDKN1A:0.18123
										10q:0.17983
										4q:0.17759
										EEF1A1:0.17685
										10p:0.17235
										SMAD3:0.17172
										WT1:0.16912
										11q:0.16865
										12p:0.16837
										DAZAP1:0.16471
										11p:0.16353
										MSH2:0.16267
										RET:0.16035
										RRAS2:0.16028
										2:0.16022
										AMD1:0.16018
										9q:0.15479
										3:0.15186
										FOXA2:0.14934
										4p:0.14899
										HSP90AB1:0.14890
										WTAP:0.14491
										MSH6:0.14394
										ERBB4:0.14357
										KMT2B:0.13862
										RHOA:0.13854
										TNNI3K:0.13768
										KMT2A:0.13767
										2p:0.13442
										19:0.13391
										IRF6:0.13337
										6:0.13260
										ESR1:0.12643
										KDR:0.12419
										ELF3:0.11910
										18p:0.11840
										BCL2L11:0.11566
										SF1:0.11488
										PPP3R1:0.10762
										ASXL1:0.10622
										SI:0.10494
										BRE:0.10192
										METTL14:0.08422
										KANSL1:0.08418
										1:0.08374
										7q:0.08269
										FAT4:0.07681
										AMER1:0.07366
										SAMHD1:0.06919
										20p:0.06775
										2q:0.05802
										E2F1:0.04519
										GRM7:0.04427
										MYH2:0.04350
										IL1RAPL2:0.04086
										12q:0.03319
										CMTR2:0.03196
										HNRNPDL:0.02494
										MYCL:0.01294
