## Additional file 1 for "Novel Driver Strength Index highlights important cancer genes in TCGA PanCanAtlas patients": 2021_8_16_20_32_distribution_events_detailed_genes_DSI_top.tsv

673	BRAF	1.61506
7157	TP53	1.19554
5290	PIK3CA	0.86487
5728	PTEN	0.84351
	8p	0.69298
8289	ARID1A	0.67773
4609	MYC	0.67409
5925	RB1	0.66186
1956	EGFR	0.65263
	22	0.63425
11200	CHEK2	0.62679
23091	ZC3H13	0.62391
1029	CDKN2A	0.60679
	1q	0.60142
546	ATRX	0.59815
	17p	0.59661
8731	MET	0.59349
29072	SETD2	0.58289
2033	EP300	0.58156
3020	H3F3A	0.57789
3417	IDH1	0.57713
688	KLF5	0.57603
2195	FAT1	0.57077
100093631	GTF2I	0.56932
6035	RAC1	0.56878
55193	PBRM1	0.56381
472	ATM	0.56304
3845	KRAS	0.55534
	13	0.55441
8454	CUL1	0.54878
	7	0.54787
5295	PIK3R1	0.54349
675	BRCA2	0.53963
1107	CHD3	0.53941
7428	VHL	0.53561
9611	NCOR1	0.53297
8295	TRRAP	0.53297
5624	APC	0.53028
51426	POLQ	0.52702
8626	TP63	0.52400
1969	EPHA2	0.52271
6416	MAP2K4	0.51286
4089	SMAD4	0.51174
9223	BAP1	0.50539
	8q	0.49712
2778	GNAS	0.49643
23418	CRB1	0.48469
57492	ARID1B	0.47672
	3p	0.47440
390502	ATR	0.47058
11168	PSIP1	0.46737
2064	ERBB2	0.46643
55294	FBXW7	0.46495
1278	COL1A2	0.46427
124245	ZC3H18	0.45687
6146	RPL22	0.45492
	20	0.44879
4087	SMAD2	0.44838
4771	NF2	0.44397
4297	MLL	0.43624
777	CACNA1E	0.43548
7272	TTK	0.43084
5335	PLCG1	0.43036
2874	GPS2	0.43023
9113	LATS1	0.42921
3660	IRF2	0.42771
8349	HIST2H2BE	0.42726
2625	GATA3	0.42313
8831	RASA1	0.41832
4214	MAP3K1	0.41747
4921	DDR2	0.41725
51343	CDH1	0.41452
54880	BCOR	0.41354
55783	FTSJD1	0.41349
657	BMPR1A	0.41342
4763	NF1	0.41307
5727	PTCH1	0.40954
9817	KEAP1	0.40294
7048	TGFBR2	0.40274
	16q	0.40132
6125	RPL5	0.39743
29117	BRD7	0.39708
5241	PGR	0.39426
4851	NOTCH1	0.39369
	21	0.38745
57680	CHD8	0.38583
64328	XPO4	0.38394
9584	RBM39	0.38283
6597	SMARCA4	0.38152
3716	JAK1	0.37814
567	B2M	0.37744
7403	KDM6A	0.37740
23269	MGA	0.37617
1019	CDK4	0.37527
1859	DYRK1A	0.37393
64324	NSD1	0.37374
4287	ATXN3	0.37359
	5p	0.37158
64321	SOX17	0.37129
	6q	0.36843
	1p	0.36698
	5q	0.36694
	14	0.36609
7248	TSC1	0.36201
865	CBFB	0.36077
23019	CNOT1	0.35892
4893	NRAS	0.35477
57466	SCAF4	0.35331
5296	PIK3R2	0.35285
581	BAX	0.35259
23152	CIC	0.35216
8405	SPOP	0.35215
10672	GNA13	0.34857
9967	THRAP3	0.34782
2065	ERBB3	0.34709
6938	TCF12	0.34535
54778	RNF111	0.34513
10664	CTCF	0.34512
51322	WAC	0.34475
2909	ARHGAP35	0.34373
1108	CHD4	0.34216
1387	CREBBP	0.34102
	18	0.33838
1316	KLF6	0.33675
	10	0.33523
7187	TRAF3	0.33259
8239	USP9X	0.33250
4149	MAX	0.33020
5291	PIK3CB	0.32990
7158	TP53BP1	0.32913
445571	CBWD3	0.32906
	3q	0.32588
8880	FUBP1	0.32558
6594	SMARCA1	0.32294
3866	KRT15	0.31971
84148	KAT8	0.31919
	15	0.31776
1499	CTNNB1	0.31699
55749	CCAR1	0.31203
5518	PPP2R1A	0.31084
9688	NUP93	0.30905
23168	RTF1	0.30849
	4	0.30821
8452	CUL3	0.30726
2767	GNA11	0.30168
56252	YLPM1	0.29983
6794	STK11	0.29816
672	BRCA1	0.29796
2324	FLT4	0.29692
8266	G6PD	0.29570
595	CCND1	0.29470
58508	KMT2C	0.29467
196528	ARID2	0.29427
55729	ATF7IP	0.29279
1654	DDX3X	0.29200
10998	SLC27A5	0.29159
25942	SIN3A	0.28986
3265	HRAS	0.28921
80155	NAA15	0.28795
	9	0.28546
2068	ERCC2	0.28544
10735	STAG2	0.28347
22936	ELL2	0.28252
207	AKT1	0.27932
1964	EIF1AX	0.27757
4780	NFE2L2	0.27533
84962	AJUBA	0.27507
841	CASP8	0.27439
	9p	0.27356
8085	KMT2D	0.27326
100528016	CTNND1	0.26851
7307	U2AF1	0.26632
3169	FOXA1	0.26503
5605	MAP2K2	0.26379
6654	SOS1	0.26249
6256	RXRA	0.26212
8242	KDM5C	0.26062
4610	MYCL1	0.25945
2475	MTOR	0.25878
5594	MAPK1	0.25832
2903	GRIN2A	0.25685
5781	PTPN11	0.25464
5761	PTMA	0.25284
23451	SF3B1	0.25239
125113	KRT222	0.24984
92	ACVR2A	0.24794
5093	PCBP1	0.24640
58508	MLL3	0.24601
	6p	0.24503
3418	IDH2	0.24127
	16	0.23767
8216	LZTR1	0.23714
1281	COL3A1	0.23701
6996	TDG	0.23691
51755	CDK12	0.23640
1027	CDKN1B	0.23637
54894	RNF43	0.23556
	19q	0.23436
8312	AXIN1	0.23256
139285	FAM123B	0.23202
6926	TBX3	0.23121
6037	RAF1	0.22926
	17	0.22863
8493	PPM1D	0.22759
1665	DHX15	0.22756
2034	EPAS1	0.22607
284058	KIAA1267	0.22606
3636	INPPL1	0.22398
2776	GNAQ	0.22159
9757	MLL4	0.22144
	8	0.22077
9757	MLL2	0.22040
25836	NIPBL	0.21971
91	ACVR1B	0.21827
5537	PPP6C	0.21803
57128	LYRM4	0.21574
2261	FGFR3	0.21532
4627	MYH9	0.21524
1301	COL11A1	0.21352
	18q	0.21074
3106	HLA-B	0.20991
	16p	0.20865
659	BMPR2	0.20762
6774	STAT3	0.20742
3105	HLA-A	0.20671
6326	SCN2A	0.20479
9125	RQCD1	0.20469
79755	ZNF750	0.20287
2263	FGFR2	0.20252
3815	KIT	0.20213
79718	TBL1XR1	0.20185
388	RHOB	0.20123
8313	AXIN2	0.20004
9987	HNRPDL	0.19989
	19p	0.19467
90	ACVR1	0.19461
5604	MAP2K1	0.19383
	5	0.19376
8241	RBM10	0.19325
23405	DICER1	0.18980
	17q	0.18927
	11	0.18815
	20q	0.18801
	12	0.18771
678	ZFP36L2	0.18695
9843	HEPH	0.18588
1788	DNMT3A	0.18523
	7p	0.18321
6662	SOX9	0.18138
1026	CDKN1A	0.18123
	10q	0.17983
	4q	0.17759
1915	EEF1A1	0.17685
	10p	0.17235
4088	SMAD3	0.17172
7490	WT1	0.16912
	11q	0.16865
	12p	0.16837
26528	DAZAP1	0.16471
	11p	0.16353
4436	MSH2	0.16267
5979	RET	0.16035
22800	RRAS2	0.16028
	2	0.16022
262	AMD1	0.16018
	9q	0.15479
	3	0.15186
3170	FOXA2	0.14934
	4p	0.14899
3326	HSP90AB1	0.14890
9589	WTAP	0.14491
2956	MSH6	0.14394
2066	ERBB4	0.14357
9757	KMT2B	0.13862
387	RHOA	0.13854
100526835	TNNI3K	0.13768
4297	KMT2A	0.13767
	2p	0.13442
	19	0.13391
3664	IRF6	0.13337
	6	0.13260
2099	ESR1	0.12643
3791	KDR	0.12419
1999	ELF3	0.11910
	18p	0.11840
10018	BCL2L11	0.11566
7536	SF1	0.11488
5534	PPP3R1	0.10762
171023	ASXL1	0.10622
6490	SI	0.10494
9577	BRE	0.10192
57721	METTL14	0.08422
284058	KANSL1	0.08418
	1	0.08374
	7q	0.08269
79633	FAT4	0.07681
139285	AMER1	0.07366
25939	SAMHD1	0.06919
	20p	0.06775
	2q	0.05802
