## Additional file 1 for "Novel Driver Strength Index highlights important cancer genes in TCGA PanCanAtlas patients": 2021_8_16_20_32_distribution_events_detailed_genes_NDSI.tsv

SNA-based oncogenic events	CNA-based oncogenic events	Mixed oncogenic events	SNA-based tumor suppressor events	CNA-based tumor suppressor events	Mixed tumor suppressor events	Driver chromosome losses	Driver chromosome gains	Driver arm losses	Driver arm gains	Driver events of all classes
BRAF:0.26198	FLT4:0.02629	FGFR2:0.04461	VHL:0.05009	CHEK2:0.04429	CHEK2:0.06908	22:0.02734	10:0.06130	19q:0.04743	17p:0.03186	BRAF:0.06016
HRAS:0.14876	ERBB2:0.02525	ERBB2:0.02969	ATRX:0.04124	TTK:0.03015	VHL:0.05837	3:0.02577	17:0.04972	20p:0.02542	9p:0.02899	CHEK2:0.03976
NRAS:0.11238	SOX17:0.02429	FAT4:0.02891	PTEN:0.03952	ZC3H18:0.02614	PBRM1:0.05189	10:0.01985	16:0.03528	12p:0.02229	16q:0.02760	HRAS:0.03604
EIF1AX:0.09484	TRRAP:0.02427	FGFR3:0.02787	ARID1A:0.03553	BAP1:0.02602	CIC:0.04497	18:0.01957	9:0.03084	6q:0.02194	6p:0.02583	IDH1:0.03356
GTF2I:0.08586	GRIN2A:0.02414	HRAS:0.02749	HNRNPDL:0.03454	BAX:0.02500	FUBP1:0.04437	5:0.01929	11:0.02673	1p:0.02191	11q:0.02572	HNRNPDL:0.03124
GNAQ:0.07273	CRB1:0.02348	KRAS:0.02613	B2M:0.03181	CDKN2A:0.02474	NF2:0.04254	14:0.01876	18:0.02642	8p:0.02171	1q:0.02375	TTK:0.02988
IDH1:0.07201	GTF2I:0.02303	BRAF:0.02447	PIK3R1:0.03145	NUP93:0.02378	BAP1:0.03103	19:0.01779	3:0.02635	18p:0.02161	8p:0.02315	KMT2C:0.02831
KAT8:0.05808	KAT8:0.02272	CHD4:0.02431	HSP90AB1:0.02987	GPS2:0.02374	SMAD4:0.02920	1:0.01728	13:0.02584	3p:0.02099	16p:0.02313	CTNNB1:0.02763
AKT1:0.05499	SPOP:0.02254	MET:0.02367	CDKN1B:0.02943	KLF5:0.02306	TGFBR2:0.02881	9:0.01723	12:0.02570	7p:0.02016	9q:0.02238	NRAS:0.02759
CCND1:0.05050	MYC:0.02250	KIT:0.02334	KMT2C:0.02871	NF2:0.02274	SETD2:0.02830	11:0.01716	5:0.02557	16q:0.02007	19p:0.02208	17:0.02711
KRAS:0.04930	EGFR:0.02208	MYC:0.02228	CTCF:0.02837	BRCA2:0.02251	GPS2:0.02804	13:0.01711	8:0.02535	9p:0.01938	8q:0.02164	KMT2D:0.02648
GNA11:0.04748	DDR2:0.02202	PIK3CA:0.02122	DNMT3A:0.02806	EPHA2:0.02239	BRD7:0.02677	4:0.01668	7:0.02506	12q:0.01933	4q:0.02122	GTF2I:0.02620
SPOP:0.04157	CACNA1E:0.02169	EGFR:0.02116	TP53:0.02787	TP53:0.02234	CBFB:0.02644	21:0.01656	20:0.02150	11p:0.01930	7q:0.02040	3:0.02603
LZTR1:0.03993	SF1:0.02159	ERCC2:0.02013	ACVR2A:0.02773	BRD7:0.02213	PTEN:0.02598	2:0.01639	6:0.02082	11q:0.01921	4p:0.01946	GNAQ:0.02589
CTNNB1:0.03883	RAC1:0.02155	CRB1:0.01915	RPL22:0.02761	TBL1XR1:0.02194	B2M:0.02562	17:0.01619	2:0.02038	17p:0.01883	17q:0.01934	FLT4:0.02588
RHOA:0.03761	HEPH:0.02133	CTNNB1:0.01903	PBRM1:0.02755	CBFB:0.02193	JAK1:0.02532	16:0.01598	21:0.01943	18q:0.01865	5q:0.01934	ZC3H18:0.02585
PIK3CA:0.03718	ERBB3:0.02131	SOS1:0.01882	KMT2D:0.02743	ATF7IP:0.02191	CDH1:0.02496	15:0.01578	19:0.01939	4p:0.01828	12q:0.01930	BAP1:0.02581
EEF1A1:0.03657	GNA11:0.02113	MTOR:0.01876	CIC:0.02688	RPL22:0.02184	APC:0.02461	6:0.01570	14:0.01887	10p:0.01785	7p:0.01892	ERBB2:0.02553
STAT3:0.03653	PTPN11:0.02105	SMARCA4:0.01870	DAZAP1:0.02679	CDKN1B:0.02184	DYRK1A:0.02362	12:0.01482	1:0.01649	6p:0.01771	3q:0.01872	8:0.02529
MET:0.03652	BRAF:0.02095	ERBB3:0.01860	MAP3K1:0.02641	VHL:0.02181	KMT2C:0.02354		15:0.01643	3q:0.01742	20q:0.01848	22:0.02520
SF3B1:0.03298	MET:0.02086	GRIN2A:0.01809	APC:0.02606	EP300:0.02170	MLL3:0.02354		4:0.01582	4q:0.01719	20p:0.01817	PTEN:0.02519
RAC1:0.03232	H3F3A:0.02080	TRRAP:0.01790	NIPBL:0.02599	RPL5:0.02163	AXIN1:0.02325		22:0.01472	2p:0.01698	12p:0.01792	KRAS:0.02514
SOX17:0.03181	PIK3CB:0.02079	DDR2:0.01774	CDH1:0.02582	RB1:0.02162	MAP2K4:0.02279			2q:0.01686	19q:0.01732	SPOP:0.02508
MTOR:0.03066	RBM39:0.02072	PLCG1:0.01767	ZFP36L2:0.02579	CBWD3:0.02160	YLPM1:0.02265			10q:0.01677	2q:0.01727	12:0.02507
SMARCA4:0.02947	GNA13:0.02072	CACNA1E:0.01700	SAMHD1:0.02564	MLL4:0.02109	TSC1:0.02172			9q:0.01673	5p:0.01722	7:0.02506
SF1:0.02945	EIF1AX:0.02069	CUL1:0.01674	USP9X:0.02532	E2F1:0.02109	NOTCH1:0.02146			19p:0.01669	2p:0.01673	EIF1AX:0.02502
FGFR3:0.02917	PPP6C:0.02049	POLQ:0.01663	PPM1D:0.02517	SMAD2:0.02108	ARID1A:0.02109			5q:0.01563	18p:0.01655	ATRX:0.02498
FGFR2:0.02753	PLCG1:0.02048	PIK3CB:0.01644	KDM6A:0.02516	THRAP3:0.02107	PGR:0.02057			16p:0.01433	10p:0.01590	BAX:0.02492
GNAS:0.02683	CCND1:0.02045	PPP2R1A:0.01640	SCAF4:0.02503	PTMA:0.02104	ATRX:0.02015			17q:0.01370	3p:0.01478	VHL:0.02478
ERBB2:0.02643	CHD4:0.02038	GNAS:0.01612	RNF43:0.02492	PTEN:0.02103	PSIP1:0.01976					PIK3CA:0.02477
CHD4:0.02598	FAT4:0.02038	DICER1:0.01588	SETD2:0.02480	IRF6:0.02100	STAG2:0.01923					16:0.02458
MAP2K1:0.02586	HIST2H2BE:0.02033	NFE2L2:0.01491	FBXW7:0.02473	TRAF3:0.02098	ARID2:0.01920					SOX17:0.02453
NFE2L2:0.02582	FGFR2:0.02011	COL1A2:0.01451	GATA3:0.02466	ATXN3:0.02088	TP53BP1:0.01911					6p:0.02418
MAPK1:0.02542	G6PD:0.02008	ATR:0.01449	HLA-B:0.02439	MYCL1:0.02055	BCOR:0.01896					5:0.02417
PCBP1:0.02524	GNAQ:0.01995	TP63:0.01386	TTK:0.02433	AJUBA:0.02011	STK11:0.01881					19q:0.02402
ESR1:0.02511	STAT3:0.01971	SCN2A:0.01349	BCOR:0.02427	DAZAP1:0.02009	RBM10:0.01871					ARID1A:0.02394
DICER1:0.02496	METTL14:0.01969	COL11A1:0.01281	GPS2:0.02422	CNOT1:0.02006	NCOR1:0.01860					KMT2B:0.02393
FOXA1:0.02489	RXRA:0.01966	MYH9:0.01263	KMT2A:0.02415	ELF3:0.01997	AJUBA:0.01858					GPS2:0.02379
SOS1:0.02435	RHOA:0.01958	COL3A1:0.01227	ATM:0.02411	GATA3:0.01993	NSD1:0.01847					GRIN2A:0.02359
RET:0.02422	ATR:0.01953	ERBB4:0.01220	ARID2:0.02399	LYRM4:0.01993	RB1:0.01839					1q:0.02359
U2AF1:0.02401	HRAS:0.01950		NSD1:0.02396	FAM123B:0.01983	KDM6A:0.01836					TRRAP:0.02352
MYC:0.02349	CUL1:0.01935		KMT2B:0.02394	TBX3:0.01976	RASA1:0.01748					NUP93:0.02351
ATR:0.02308	RAF1:0.01933		CHD3:0.02394	MAX:0.01974	BMPR2:0.01733					CDKN2A:0.02346
RXRA:0.02301	GNAS:0.01924		CUL3:0.02360	LATS1:0.01974	ARHGAP35:0.01729					TP53:0.02340
SMAD3:0.02277	KRAS:0.01906		CREBBP:0.02353	NOTCH1:0.01962	CREBBP:0.01723					KMT2A:0.02328
H3F3A:0.02244	SMAD3:0.01902		JAK1:0.02340	ARID1A:0.01934	KMT2A:0.01710					KAT8:0.02322
COL1A2:0.02237	RRAS2:0.01883		CASP8:0.02338	FUBP1:0.01928	MLL:0.01710					GNA11:0.02307
MYH9:0.02212	PIK3R2:0.01882		HLA-A:0.02335	SETD2:0.01921	ACVR2A:0.01688					KLF5:0.02305
RBM39:0.02175	KEAP1:0.01880		KLF5:0.02330	FTSJD1:0.01921	ZC3H13:0.01678					CRB1:0.02290
PIK3R2:0.02161	RET:0.01880		NOTCH1:0.02306	STK11:0.01911	NF1:0.01676					FGFR2:0.02262
PPP2R1A:0.02107	CDK4:0.01880		ARID1B:0.02302	CCAR1:0.01911	TP53:0.01657					MYC:0.02252
SLC27A5:0.02069	ESR1:0.01857		MAX:0.02301	ZC3H13:0.01908	BRCA2:0.01639					CDKN1B:0.02248
CACNA1E:0.02027	PIK3CA:0.01851		SOX9:0.02288	KLF6:0.01904	FAT1:0.01632					RPL22:0.02224
GNA13:0.01983	TP63:0.01847		NCOR1:0.02287	MLL3:0.01898	EP300:0.01616					NF2:0.02224
TP63:0.01912	TDG:0.01830		EP300:0.02284	ASXL1:0.01892	MAP3K1:0.01603					BRCA2:0.02216
GRIN2A:0.01901	WT1:0.01826		TGFBR2:0.02278	ARID1B:0.01878	PIK3R1:0.01591					BRD7:0.02196
FAT4:0.01894	SF3B1:0.01804		SIN3A:0.02275	PBRM1:0.01873	RNF111:0.01584					SF1:0.02192
EPAS1:0.01871	CTNNB1:0.01801		FOXA2:0.02228	ATM:0.01873	FBXW7:0.01535					1p:0.02192
IDH2:0.01860	MAP2K1:0.01794		NF1:0.02207	CHD8:0.01871	CMTR2:0.01500					6q:0.02186
EGFR:0.01852	MAPK1:0.01793		BAP1:0.02204	NAA15:0.01871	FTSJD1:0.01500					CHD4:0.02179
POLQ:0.01844	TNNI3K:0.01790		RASA1:0.02199	DNMT3A:0.01869	ARID1B:0.01499					EP300:0.02176
KEAP1:0.01809	COL1A2:0.01786		BRCA2:0.02193	FOXA2:0.01859	LATS1:0.01498					8p:0.02172
ERBB3:0.01803	SOS1:0.01784		ZC3H13:0.02181	TGFBR2:0.01853	KMT2D:0.01479					RAC1:0.02171
FLT4:0.01776	ERCC2:0.01781		PGR:0.02178	CDH1:0.01851	MLL2:0.01479					EPHA2:0.02169
KIT:0.01760	SLC27A5:0.01776		PTMA:0.02139	JAK1:0.01845	TCF12:0.01453					CBFB:0.02169
CUL1:0.01752	FGFR3:0.01764		CHD8:0.02121	IRF2:0.01845	USP9X:0.01441					EGFR:0.02167
TRRAP:0.01733	DICER1:0.01758		RTF1:0.02121	BRCA1:0.01839	CNOT1:0.01420					8q:0.02164
CRB1:0.01725	FOXA1:0.01753		STAG2:0.02120	MAP2K4:0.01833	PTCH1:0.01415					10:0.02162
GRM7:0.01709	POLQ:0.01730		SMAD4:0.02115	PSIP1:0.01833	CHD3:0.01391					CBWD3:0.02161
MYH2:0.01668	KRT15:0.01726		MGA:0.02107	KDM5C:0.01824	MGA:0.01253					SF3B1:0.02161
PTPN11:0.01667	U2AF1:0.01724		DDX3X:0.02106	HSP90AB1:0.01822	ATM:0.01239					DDR2:0.02161
ERBB4:0.01659	NFE2L2:0.01723		LATS1:0.02102	SMAD4:0.01818						PBRM1:0.02154
KDR:0.01632	ERBB4:0.01713		TCF12:0.02078	KDM6A:0.01816						20:0.02150
HEPH:0.01613	SCN2A:0.01710		ARHGAP35:0.02071	SCAF4:0.01811						RHOA:0.02142
DDR2:0.01613	SMARCA4:0.01709		INPPL1:0.02052	BMPR1A:0.01808						CACNA1E:0.02128
RHOB:0.01607	MTOR:0.01708		STK11:0.02051	MSH6:0.01807						RB1:0.02116
ERCC2:0.01604	AMD1:0.01707		FAM123B:0.02047	CIC:0.01805						MET:0.02116
WT1:0.01591	IDH2:0.01702		RBM10:0.02033	ZFP36L2:0.01802						PTMA:0.02105
PLCG1:0.01584	KIT:0.01690		FAT1:0.02031	WAC:0.01802						16p:0.02103
COL3A1:0.01525	RHOB:0.01688		KANSL1:0.02031	PTCH1:0.01801						TBL1XR1:0.02102
CDK4:0.01525	IDH1:0.01682		PTCH1:0.02027	B2M:0.01798						DAZAP1:0.02096
PIK3CB:0.01518	MAP2K2:0.01677		ZC3H18:0.01996	ZNF750:0.01798						SMAD2:0.02088
TNNI3K:0.01485	PPP2R1A:0.01673		ELF3:0.01993	RBM10:0.01789						DNMT3A:0.02086
COL11A1:0.01479	PCBP1:0.01673		AJUBA:0.01982	CTNND1:0.01779						H3F3A:0.02085
SI:0.01436	ACVR1:0.01661		BRD7:0.01967	MAP3K1:0.01776						CCND1:0.02085
IL1RAPL2:0.01362	KDR:0.01656		KDM5C:0.01966	SMARCA1:0.01770						RPL5:0.02082
SCN2A:0.01307	WTAP:0.01650		YLPM1:0.01962	YLPM1:0.01766						HEPH:0.02080
	AKT1:0.01635		BMPR2:0.01961	CDKN1A:0.01764						THRAP3:0.02074
	LZTR1:0.01621		RB1:0.01951	INPPL1:0.01764						GNA13:0.02073
	EEF1A1:0.01620		ASXL1:0.01940	AXIN1:0.01763						RBM39:0.02070
	COL11A1:0.01619		CDKN1A:0.01935	DYRK1A:0.01761						CIC:0.02068
	MYH9:0.01615		SMARCA1:0.01934	XPO4:0.01761						MTOR:0.02068
	NRAS:0.01598		CCAR1:0.01932	RQCD1:0.01758						3p:0.02065
	COL3A1:0.01565		MAP2K4:0.01930	BCOR:0.01755						ATXN3:0.02059
	EPAS1:0.01557		MSH6:0.01924	DDX3X:0.01754						SETD2:0.02058
	MYH2:0.01245		ACVR1B:0.01915	CUL3:0.01753						MLL4:0.02054
	GRM7:0.01179		THRAP3:0.01908	ATRX:0.01746						MYCL1:0.02054
	SI:0.01160		SMAD2:0.01905	PGR:0.01743						NOTCH1:0.02049
	IL1RAPL2:0.01151		CDK12:0.01897	CHD3:0.01741						TRAF3:0.02047
			IRF2:0.01896	MLL:0.01728						GATA3:0.02046
			TP53BP1:0.01885	BCL2L11:0.01720						PIK3CB:0.02045
			TSC1:0.01877	MSH2:0.01719						E2F1:0.02045
			MSH2:0.01872	TSC1:0.01717						ERBB3:0.02041
			AMER1:0.01856	CASP8:0.01715						7q:0.02040
			FUBP1:0.01846	FAT1:0.01710						PTPN11:0.02039
			MYCL:0.01845	ARHGAP35:0.01707						PPP6C:0.02038
			AXIN2:0.01837	BRE:0.01707						ATF7IP:0.02037
			EPHA2:0.01823	DHX15:0.01691						FAT4:0.02029
			DYRK1A:0.01821	USP9X:0.01684						PLCG1:0.02028
			TBX3:0.01804	HLA-B:0.01681						HIST2H2BE:0.02027
			MLL3:0.01768	HLA-A:0.01678						11q:0.02027
			KRT222:0.01767	ARID2:0.01676						KANSL1:0.02024
			E2F1:0.01765	ACVR1B:0.01676						16q:0.02014
			CTNND1:0.01764	PIK3R1:0.01676						IRF6:0.02011
			TBL1XR1:0.01750	MLL2:0.01674						AJUBA:0.02007
			FTSJD1:0.01749	KIAA1267:0.01673						STAT3:0.02005
			ZNF750:0.01746	RTF1:0.01668						G6PD:0.02003
			KLF6:0.01736	NCOR1:0.01668						MAX:0.01999
			IRF6:0.01735	ELL2:0.01655						NIPBL:0.01998
			ATF7IP:0.01722	KRT222:0.01651						METTL14:0.01997
			MLL2:0.01694	RNF111:0.01651						FUBP1:0.01997
			PSIP1:0.01691	RASA1:0.01631						GNAS:0.01995
			XPO4:0.01679	SAMHD1:0.01627						FGFR3:0.01994
			TRAF3:0.01679	STAG2:0.01626						ELF3:0.01994
			BRCA1:0.01672	SIN3A:0.01620						18:0.01991
			CDKN2A:0.01671	ACVR2A:0.01619						SMARCA4:0.01985
			NUP93:0.01664	BMPR2:0.01611						FAM123B:0.01977
			AXIN1:0.01583	CTCF:0.01611						RXRA:0.01972
			NF2:0.01542	PPP3R1:0.01600						LYRM4:0.01970
			CMTR2:0.01536	TP53BP1:0.01598						ATR:0.01966
			ATXN3:0.01535	APC:0.01581						CDH1:0.01965
			NAA15:0.01526	FBXW7:0.01581						LATS1:0.01960
			RNF111:0.01505	MGA:0.01572						9p:0.01958
			CNOT1:0.01470	NSD1:0.01564						KDM6A:0.01955
			CBFB:0.01465	TCF12:0.01555						CNOT1:0.01944
			MLL4:0.01451	NF1:0.01536						RRAS2:0.01943
			KIAA1267:0.01432	HNRPDL:0.01535						SCAF4:0.01938
			CHEK2:0.01430	CDK12:0.01517						11p:0.01938
			RPL5:0.01426	SOX9:0.01503						ZC3H13:0.01936
			BMPR1A:0.01386	NIPBL:0.01494						12q:0.01930
			MLL:0.01371	CREBBP:0.01490						ZFP36L2:0.01929
			WAC:0.01309	RNF43:0.01466						ARID1B:0.01928
			DHX15:0.01309	AXIN2:0.01455						FOXA2:0.01925
				PPM1D:0.01437						JAK1:0.01923
										CHD8:0.01921
										ASXL1:0.01921
										CUL1:0.01920
										SMAD3:0.01918
										STK11:0.01917
										ATM:0.01916
										CCAR1:0.01915
										TBX3:0.01915
										FTSJD1:0.01914
										17p:0.01905
										PIK3R2:0.01899
										BCOR:0.01898
										MAP2K1:0.01897
										7p:0.01897
										17q:0.01896
										RET:0.01895
										ESR1:0.01895
										TGFBR2:0.01895
										USP9X:0.01892
										KLF6:0.01891
										MLL3:0.01890
										19:0.01890
										RAF1:0.01889
										AKT1:0.01888
										PIK3R1:0.01886
										20p:0.01885
										MAP3K1:0.01883
										EEF1A1:0.01880
										APC:0.01880
										B2M:0.01880
										SMAD4:0.01880
										14:0.01877
										SOS1:0.01877
										18q:0.01871
										CTCF:0.01868
										ARID2:0.01865
										FOXA1:0.01865
										KEAP1:0.01865
										NAA15:0.01864
										CDK4:0.01860
										3q:0.01857
										MYCL:0.01855
										KDM5C:0.01852
										HSP90AB1:0.01851
										20q:0.01848
										MSH6:0.01847
										MAP2K4:0.01846
										2:0.01846
										IRF2:0.01843
										9q:0.01843
										MAPK1:0.01841
										4p:0.01840
										NFE2L2:0.01839
										RBM10:0.01837
										TP63:0.01832
										AMER1:0.01831
										CUL3:0.01829
										PTCH1:0.01829
										CASP8:0.01828
										PSIP1:0.01828
										ACVR2A:0.01824
										TDG:0.01823
										13:0.01820
										CHD3:0.01819
										9:0.01815
										12p:0.01813
										DDX3X:0.01797
										DICER1:0.01797
										SMARCA1:0.01795
										FAT1:0.01792
										ARHGAP35:0.01789
										11:0.01787
										WAC:0.01787
										COL1A2:0.01787
										BRCA1:0.01785
										HLA-B:0.01782
										PGR:0.01781
										YLPM1:0.01780
										DYRK1A:0.01779
										ERCC2:0.01778
										ZNF750:0.01777
										WT1:0.01777
										SLC27A5:0.01777
										NSD1:0.01775
										TNNI3K:0.01773
										U2AF1:0.01773
										CTNND1:0.01773
										INPPL1:0.01771
										RQCD1:0.01770
										BMPR1A:0.01769
										CDKN1A:0.01769
										STAG2:0.01766
										MSH2:0.01759
										XPO4:0.01757
										18p:0.01755
										HLA-A:0.01751
										TSC1:0.01748
										NCOR1:0.01748
										POLQ:0.01744
										FBXW7:0.01743
										19p:0.01737
										AXIN1:0.01736
										PPP2R1A:0.01735
										NF1:0.01733
										KRT15:0.01729
										BCL2L11:0.01727
										4q:0.01726
										PCBP1:0.01724
										5p:0.01723
										KIT:0.01722
										SIN3A:0.01720
										RNF43:0.01717
										21:0.01714
										IDH2:0.01713
										ACVR1B:0.01711
										BRE:0.01711
										CREBBP:0.01710
										MLL:0.01708
										RASA1:0.01705
										ACVR1:0.01700
										2q:0.01698
										AMD1:0.01698
										SAMHD1:0.01690
										1:0.01689
										6:0.01689
										RHOB:0.01685
										DHX15:0.01681
										RTF1:0.01679
										10q:0.01678
										2p:0.01676
										MGA:0.01672
										MAP2K2:0.01671
										LZTR1:0.01669
										MLL2:0.01665
										4:0.01663
										KIAA1267:0.01657
										WTAP:0.01657
										KRT222:0.01657
										ERBB4:0.01656
										10p:0.01652
										ELL2:0.01652
										KDR:0.01647
										SCN2A:0.01641
										RNF111:0.01632
										SOX9:0.01631
										BMPR2:0.01620
										TCF12:0.01608
										TP53BP1:0.01608
										EPAS1:0.01606
										PPP3R1:0.01602
										MYH9:0.01600
										CDK12:0.01597
										15:0.01583
										PPM1D:0.01581
										5q:0.01573
										COL11A1:0.01556
										HNRPDL:0.01536
										CMTR2:0.01532
										GRM7:0.01531
										MYH2:0.01531
										COL3A1:0.01530
										AXIN2:0.01523
										SI:0.01329
										IL1RAPL2:0.01259
