## Additional file 1 for "Novel Driver Strength Index highlights important cancer genes in TCGA PanCanAtlas patients": 2021_8_16_20_32_distribution_events_detailed_genes_NDSI_top.tsv

673	BRAF	0.26198
3265	HRAS	0.14876
4893	NRAS	0.11238
1964	EIF1AX	0.09484
100093631	GTF2I	0.08586
2776	GNAQ	0.07273
3417	IDH1	0.07201
11200	CHEK2	0.06908
	10	0.06130
7428	VHL	0.05837
84148	KAT8	0.05808
207	AKT1	0.05499
55193	PBRM1	0.05189
595	CCND1	0.05050
