## Additional file 1 for "Novel Driver Strength Index highlights important cancer genes in TCGA PanCanAtlas patients": 2021_8_16_20_32_distribution_events_detailed_males_genes_DSI.tsv

SNA-based oncogenic events	CNA-based oncogenic events	Mixed oncogenic events	SNA-based tumor suppressor events	CNA-based tumor suppressor events	Mixed tumor suppressor events	Driver chromosome losses	Driver chromosome gains	Driver arm losses	Driver arm gains	Driver events of all classes
BRAF:0.85073	MYC:0.72232	EGFR:0.06899	TP53:0.73774	RB1:0.62180	TP53:0.26870	13:0.46874	7:0.67741	8p:0.76199	8q:0.54924	BRAF:1.40890
IDH1:0.42706	MET:0.70379	PIK3CA:0.05315	ATRX:0.26775	KLF5:0.61486	PTEN:0.10206	22:0.41574	20:0.47411	17p:0.56558	1q:0.46019	TP53:1.26899
PIK3CA:0.22717	EGFR:0.67740	KRAS:0.04310	KMT2C:0.24799	PTEN:0.61140	VHL:0.08517	21:0.39842	8:0.22021	3p:0.47290	5p:0.37266	PTEN:0.79307
HRAS:0.18336	RAC1:0.62875	MET:0.03453	KMT2D:0.24454	ZC3H13:0.60357	PBRM1:0.07786	10:0.35583	12:0.21870	1p:0.38759	3q:0.28234	EGFR:0.77652
CTNNB1:0.17020	TRRAP:0.56788	TRRAP:0.03379	ARID1A:0.16029	CDKN2A:0.58308	RB1:0.06120	18:0.35549	16:0.19897	5q:0.36563	6p:0.20665	8p:0.77212
KRAS:0.14582	CUL1:0.55762	BRAF:0.03378	FAT1:0.14799	TTK:0.48063	APC:0.05155	14:0.34192	17:0.18855	6q:0.32802	7p:0.20426	MET:0.75710
NRAS:0.12942	BRAF:0.52439	COL1A2:0.02643	NF1:0.12634	PSIP1:0.47642	ATM:0.03621	4:0.29695	5:0.14544	9p:0.28901	12p:0.19633	MYC:0.74008
GTF2I:0.10794	GTF2I:0.51963	COL11A1:0.02385	ATM:0.12548	CHEK2:0.47260	SETD2:0.03459	9:0.27342	21:0.11286	16q:0.28825	17q:0.19087	RB1:0.70887
SMARCA4:0.10555	TP63:0.51257	POLQ:0.02145	APC:0.12106	BRCA2:0.47206	NF1:0.02953	15:0.27225	13:0.11285	18q:0.24436	20q:0.17409	CDKN2A:0.67837
SF3B1:0.09200	ATR:0.42323	CACNA1E:0.02132	SETD2:0.11017	SMAD2:0.46896	FUBP1:0.02929	11:0.17797	19:0.11056	10q:0.19480	2p:0.12895	7:0.67741
SPOP:0.08673	COL1A2:0.42267	NFE2L2:0.02109	KMT2B:0.10931	PIK3R1:0.46803	BAP1:0.02776	6:0.13896	22:0.08909	11p:0.16233	18p:0.11981	ZC3H13:0.66689
SI:0.08288	POLQ:0.41014	MYH9:0.01844	KMT2A:0.10345	CHD3:0.46684	ATRX:0.02755	3:0.09802	3:0.08455	4q:0.16124	19q:0.09901	PIK3CA:0.64821
POLQ:0.08178	PLCG1:0.40962	ERBB2:0.01536	CREBBP:0.09949	MAP2K4:0.45906	SMAD4:0.02749	16:0.08657	2:0.07993	19p:0.16022	16p:0.09848	RAC1:0.64454
GNAQ:0.08022	CDK4:0.38361	PLCG1:0.01325	NIPBL:0.09739	PGR:0.43188	ARID1A:0.02695	2:0.07976	14:0.06742	4p:0.13596	7q:0.08689	IDH1:0.64062
EIF1AX:0.07112	ERBB2:0.37678	SCN2A:0.01173	CDKN2A:0.09352	LATS1:0.42994	BRCA2:0.02425	17:0.07957	18:0.03896	11q:0.11896	20p:0.07036	KLF5:0.64049
MTOR:0.07063	PIK3CA:0.36788	ATR:0.01169	ARID2:0.09116	BMPR1A:0.42831	STK11:0.02150	1:0.05919	15:0.03891	19q:0.11648	10p:0.06547	GTF2I:0.62876
FGFR3:0.06814	KRAS:0.36662	TP63:0.01112	KDM6A:0.08835	SMAD4:0.42791	CIC:0.02092	5:0.05179	9:0.03786	10p:0.07774	9q:0.06155	TRRAP:0.62517
ERBB3:0.06703	GNAS:0.35666	CRB1:0.01065	NSD1:0.08830	GPS2:0.42613	KDM6A:0.01987	19:0.04631	1:0.03014	9q:0.07106	19p:0.03753	17p:0.58567
KEAP1:0.06131	H3F3A:0.35115	CTNNB1:0.01049	NOTCH1:0.08818	GATA3:0.42226	KMT2A:0.01966	12:0.00558	6:0.02665	6p:0.05101	11q:0.03443	CUL1:0.58436
KIT:0.05958	RBM39:0.33732	FGFR3:0.00959	USP9X:0.08763	VHL:0.41995	MLL:0.01966	8:0.00129	4:0.01990	3q:0.04249	12q:0.02997	13:0.58158
ATR:0.05764	GNA13:0.33228	SMARCA4:0.00774	MGA:0.08586	ARID1B:0.41128	KMT2C:0.01916		11:0.01861	16p:0.03669	3p:0.02134	ARID1A:0.57175
NFE2L2:0.04968	CRB1:0.32799	ERBB3:0.00770	PTEN:0.07962	FTSJD1:0.40686	MLL3:0.01916			2q:0.02510	17p:0.02009	BRCA2:0.56267
CHD4:0.04887	KEAP1:0.32640	GNAS:0.00729	EP300:0.07269	EP300:0.40520	NF2:0.01896			18p:0.01753	5q:0.01698	KRAS:0.55553
EEF1A1:0.04611	PIK3CB:0.32337	GRIN2A:0.00697	PBRM1:0.07216	RPL22:0.40501	FAT1:0.01879			20p:0.01574	2q:0.01648	8q:0.54924
GNAS:0.04537	KRT15:0.32150	ERCC2:0.00618	CIC:0.07203	EPHA2:0.40436	NCOR1:0.01730			1q:0.01136	4p:0.01419	ATRX:0.54859
MYH2:0.04166	CACNA1E:0.31859	DDR2:0.00576	ATF7IP:0.07080	ZC3H18:0.40352	NSD1:0.01600			12p:0.00996	8p:0.01013	ATM:0.54059
CACNA1E:0.04139	PIK3R2:0.31516	FOXA1:0.00571	BRCA2:0.06636	BAP1:0.39743	ARID2:0.01590			2p:0.00987	9p:0.00728	SETD2:0.54033
FOXA1:0.03793	SOX17:0.31342	COL3A1:0.00547	RNF43:0.06576	MLL:0.39663	CHEK2:0.01529			12q:0.00707	4q:0.00558	PIK3R1:0.53534
COL11A1:0.03786	G6PD:0.31091	SOX17:0.00541	CHD8:0.06377	NCOR1:0.39622	EP300:0.01506			5p:0.00461	16q:0.00516	CHD3:0.53472
GNA11:0.03583	HIST2H2BE:0.30336	HRAS:0.00518	FBXW7:0.06349	SETD2:0.39557	LATS1:0.01458				11p:0.00301	TP63:0.53375
CRB1:0.03508	MAP2K2:0.29413	CUL1:0.00495	PIK3R1:0.06306	ATXN3:0.39304	CHD3:0.01433				18q:0.00266	PBRM1:0.53339
MAP2K1:0.03321	KAT8:0.29221	DICER1:0.00487	NCOR1:0.06278	DYRK1A:0.38975	ARID1B:0.01349				1p:0.00100	VHL:0.52069
EGFR:0.03014	SLC27A5:0.29185	KRT15:0.00447	STAG2:0.06245	WAC:0.38909	KMT2D:0.01320					POLQ:0.51337
FGFR2:0.02941	GNA11:0.29049	NRAS:0.00442	RASA1:0.06217	IRF2:0.38464	MLL2:0.01320					CHEK2:0.51284
SOS1:0.02805	FLT4:0.28984	FAT4:0.00441	ARID1B:0.06200	MAP3K1:0.38464	CREBBP:0.01301					21:0.51129
WT1:0.02775	DDR2:0.28810	FLT4:0.00397	MLL3:0.06179	ARID1A:0.38451	DYRK1A:0.01257					22:0.50482
ERBB2:0.02626	MAPK1:0.27950	EPAS1:0.00390	BCOR:0.05747	XPO4:0.38451	RASA1:0.01202					PSIP1:0.50404
AKT1:0.02618	CCND1:0.27124	KIT:0.00382	ZC3H13:0.05656	PBRM1:0.38336	AXIN1:0.01150					TTK:0.49739
GRM7:0.02594	RXRA:0.26728	TDG:0.00377	SCAF4:0.05404	KLF6:0.38262	PSIP1:0.01092					SMAD4:0.49661
COL1A2:0.02527	RAF1:0.26450	PIK3CB:0.00369	CHD3:0.05355	ATM:0.37891	ACVR2A:0.01029					3p:0.49424
IL1RAPL2:0.02497	ERBB3:0.25597	MYC:0.00346	CDK12:0.05258	RPL5:0.37678	TSC1:0.01016					EP300:0.49294
ERBB4:0.02486	PTPN11:0.25540	KEAP1:0.00312	CDH1:0.05073	BAX:0.35714	CNOT1:0.00921					ATR:0.49256
MAPK1:0.02482	ERCC2:0.25403	MTOR:0.00308	KANSL1:0.04956	CCAR1:0.35467	BCOR:0.00890					FAT1:0.49247
EPAS1:0.02403	LZTR1:0.24856	HIST2H2BE:0.00280	DNMT3A:0.04785	TGFBR2:0.34562	CTNND1:0.00863					SMAD2:0.49068
U2AF1:0.02387	TDG:0.24296	ERBB4:0.00264	ASXL1:0.04704	KDM6A:0.34497	NOTCH1:0.00847					ARID1B:0.48677
SOX17:0.02365	CHD4:0.23820	U2AF1:0.00263	ARHGAP35:0.04672	JAK1:0.34204	JAK1:0.00791					APC:0.48643
TRRAP:0.02350	SPOP:0.23316	EIF1AX:0.00258	ACVR2A:0.04649	CHD8:0.33987	THRAP3:0.00781					MAP2K4:0.48194
CUL1:0.02179	SMARCA4:0.22583	SF3B1:0.00252	TSC1:0.04633	BRD7:0.33959	ARHGAP35:0.00755					NCOR1:0.47631
RHOA:0.02143	MYH9:0.22374	RHOA:0.00244	PTCH1:0.04564	MAX:0.33496	IRF2:0.00726					COL1A2:0.47437
PPP2R1A:0.02132	AKT1:0.21645	SOS1:0.00242	SMARCA1:0.04362	THRAP3:0.33493	TCF12:0.00721					20:0.47411
FLT4:0.02099	PPP2R1A:0.21621	PCBP1:0.00227	SIN3A:0.04170	RASA1:0.33371	MGA:0.00720					PGR:0.47204
FAT4:0.02085	U2AF1:0.21428	LZTR1:0.00226	KDM5C:0.04150	FAT1:0.32569	BRD7:0.00710					1q:0.47155
PTPN11:0.02065	IDH1:0.21175	PIK3R2:0.00224	SMAD4:0.04121	CBFB:0.31849	STAG2:0.00699					BAP1:0.45990
MET:0.01878	NFE2L2:0.21128	RET:0.00224	CUL3:0.04109	NF2:0.31840	INPPL1:0.00687					LATS1:0.45520
DDR2:0.01869	PCBP1:0.21008	CHD4:0.00216	CASP8:0.04059	B2M:0.31788	FBXW7:0.00681					KDM6A:0.45319
PCBP1:0.01832	SOS1:0.19945	RAC1:0.00209	BRCA1:0.03898	CBWD3:0.31679	ZC3H13:0.00676					GATA3:0.45099
GRIN2A:0.01800	EPAS1:0.19592	WT1:0.00185	EPHA2:0.03810	APC:0.31382	PGR:0.00662					BMPR1A:0.44978
ERCC2:0.01797	GRIN2A:0.19589	SLC27A5:0.00183	AMER1:0.03629	BCOR:0.31239	TGFBR2:0.00643					EPHA2:0.44682
PLCG1:0.01797	PPP6C:0.19575	IDH1:0.00180	TBX3:0.03626	RTF1:0.31189	TP53BP1:0.00637					PLCG1:0.44083
KDR:0.01794	COL3A1:0.19224	HEPH:0.00177	PPM1D:0.03610	FBXW7:0.31145	B2M:0.00620					GPS2:0.43545
PIK3R2:0.01787	STAT3:0.18967	FGFR2:0.00171	BAP1:0.03471	DDX3X:0.30903	CDKN1B:0.00594					MLL:0.43085
H3F3A:0.01778	MAP2K1:0.18905	G6PD:0.00164	MLL2:0.03433	TRAF3:0.30779	CDKN1A:0.00592					DYRK1A:0.43076
IDH2:0.01760	FOXA1:0.18883	AKT1:0.00162	PGR:0.03354	FUBP1:0.30555	SIN3A:0.00567					RPL22:0.42988
COL3A1:0.01491	SMAD3:0.18746	MAPK1:0.00159	MAP3K1:0.03349	YLPM1:0.30173	RPL22:0.00556					MAP3K1:0.42253
SCN2A:0.01490	IDH2:0.18477	KDR:0.00147	ZFP36L2:0.03326	TP53BP1:0.30143	MAP2K4:0.00553					ERBB2:0.41840
MYC:0.01431	DICER1:0.18101	GNA13:0.00138	CTNND1:0.03325	PTCH1:0.29781	TBX3:0.00549					FTSJD1:0.41660
RAC1:0.01370	ACVR1:0.17782	SF1:0.00127	MSH6:0.03249	TCF12:0.29779	CUL3:0.00520					ZC3H18:0.41539
CDK4:0.01314	RHOB:0.17500	IDH2:0.00120	JAK1:0.03211	CDH1:0.29141	SMARCA1:0.00507					14:0.40934
MYH9:0.01264	SCN2A:0.17281	ACVR1:0.00120	AXIN1:0.03177	PTMA:0.28780	CDH1:0.00480					GNAS:0.40933
STAT3:0.01215	RRAS2:0.16934	GTF2I:0.00118	CDKN1A:0.03100	CNOT1:0.28741	YLPM1:0.00477					RASA1:0.40790
RXRA:0.01174	NRAS:0.16526	RBM39:0.00116	DYRK1A:0.02844	KDM5C:0.28136	PTCH1:0.00453					IRF2:0.40784
RET:0.01118	MTOR:0.15573	MAP2K2:0.00104	AXIN2:0.02823	AJUBA:0.28065	MAP3K1:0.00439					CHD8:0.40712
HEPH:0.01080	HRAS:0.15300	SMAD3:0.00099	TCF12:0.02776	CUL3:0.27606	ZNF750:0.00438					ATXN3:0.40059
PIK3CB:0.01039	SF3B1:0.15267	STAT3:0.00087	NF2:0.02747	SCAF4:0.27489	EPHA2:0.00435					RPL5:0.39854
TP63:0.01006	GNAQ:0.15027	PPP2R1A:0.00081	HLA-B:0.02731	NOTCH1:0.27214	PIK3R1:0.00425					CDK4:0.39675
ESR1:0.00955	WTAP:0.13990	WTAP:0.00076	FUBP1:0.02726	MGA:0.26704	AJUBA:0.00416					KLF6:0.39582
SF1:0.00883	FGFR3:0.13345	ESR1:0.00071	GATA3:0.02704	RNF111:0.26507	USP9X:0.00410					WAC:0.39451
TNNI3K:0.00868	KIT:0.13341	RHOB:0.00070	THRAP3:0.02609	TP53:0.26255	RBM10:0.00408					18:0.39445
DICER1:0.00829	AMD1:0.12499	H3F3A:0.00064	RB1:0.02587	NAA15:0.26164	BMPR2:0.00407					XPO4:0.39147
RRAS2:0.00700	HEPH:0.12350	MAP2K1:0.00059	KLF5:0.02563	ATRX:0.25329	DHX15:0.00401					KEAP1:0.39083
RBM39:0.00687	EIF1AX:0.12194	TNNI3K:0.00050	RNF111:0.02515	CIC:0.25090	GPS2:0.00379					1p:0.38859
KAT8:0.00643	EEF1A1:0.11506	PPP6C:0.00046	RBM10:0.02510	ARHGAP35:0.25034	CMTR2:0.00379					5q:0.38261
KRT15:0.00617	RHOA:0.11456	PTPN11:0.00045	CHEK2:0.02495	CDKN1B:0.25017	FTSJD1:0.00379					JAK1:0.38206
RHOB:0.00556	TNNI3K:0.11442	AMD1:0.00039	HNRNPDL:0.02296	ATF7IP:0.24921	HLA-A:0.00378					FBXW7:0.38174
GNA13:0.00531	COL11A1:0.11305		B2M:0.02290	TSC1:0.24776	RNF111:0.00375					CACNA1E:0.38130
LZTR1:0.00442	WT1:0.11149		MSH2:0.02244	MYCL1:0.24769	CHD8:0.00348					BCOR:0.37875
SLC27A5:0.00402	SF1:0.10997		CTCF:0.02241	LYRM4:0.24383	CCAR1:0.00313					5p:0.37728
RAF1:0.00378	RET:0.10248		DDX3X:0.02225	CASP8:0.24280	DNMT3A:0.00291					CRB1:0.37372
SMAD3:0.00318	CTNNB1:0.09710		CNOT1:0.02196	ELL2:0.24160	SMAD2:0.00282					TGFBR2:0.37329
TDG:0.00310	KDR:0.09552		RPL5:0.02176	USP9X:0.24038	MAX:0.00276					H3F3A:0.36957
ACVR1:0.00247	FGFR2:0.08794		TGFBR2:0.02124	INPPL1:0.23865	RTF1:0.00238					THRAP3:0.36883
WTAP:0.00237	METTL14:0.07037		SOX9:0.02113	NSD1:0.23690	HLA-B:0.00234					NOTCH1:0.36879
METTL14:0.00204	ERBB4:0.07011		ZNF750:0.02101	FAM123B:0.23580	NIPBL:0.00226					NF2:0.36483
CCND1:0.00172	ESR1:0.06983		MLL4:0.02094	STK11:0.23541	CTCF:0.00214					CCAR1:0.36303
HIST2H2BE:0.00156	FAT4:0.05489		TRAF3:0.02069	RQCD1:0.23528	XPO4:0.00208					FUBP1:0.36211
AMD1:0.00139	IL1RAPL2:0.01339		BMPR1A:0.02022	BMPR2:0.23389	ACVR1B:0.00203					BRD7:0.36051
PPP6C:0.00136	SI:0.00845		ACVR1B:0.01932	SIN3A:0.23328	CDKN2A:0.00177					MGA:0.36010
MAP2K2:0.00118	MYH2:0.00798		RPL22:0.01932	SMARCA1:0.22200	GATA3:0.00169					BAX:0.35790
G6PD:0.00109	GRM7:0.00788		SMAD2:0.01891	NUP93:0.22163	KDM5C:0.00161					10:0.35583
			TBL1XR1:0.01886	CTCF:0.21884	SCAF4:0.00158					NF1:0.34831
			ELF3:0.01833	BRCA1:0.21691	DDX3X:0.00158					PTCH1:0.34798
			DAZAP1:0.01807	KRT222:0.21606	KANSL1:0.00146					B2M:0.34699
			IRF6:0.01779	HLA-A:0.21597	KIAA1267:0.00146					CDH1:0.34693
			CMTR2:0.01744	DHX15:0.21460	NAA15:0.00138					MAX:0.34642
			MAP2K4:0.01734	MLL4:0.21208	ZC3H18:0.00134					RBM39:0.34534
			PSIP1:0.01670	KIAA1267:0.20751	BMPR1A:0.00126					CIC:0.34385
			IRF2:0.01594	CTNND1:0.20710	ATF7IP:0.00123					SOX17:0.34249
			TTK:0.01590	TBL1XR1:0.19993	SOX9:0.00122					HRAS:0.34154
			VHL:0.01557	HLA-B:0.19332	ELF3:0.00117					NSD1:0.34119
			FOXA2:0.01542	NF1:0.19245	BRE:0.00111					SMARCA4:0.33912
			MLL:0.01455	CREBBP:0.18543	MYCL:0.00111					GNA13:0.33896
			HLA-A:0.01426	ZNF750:0.18167	MYCL1:0.00111					PIK3CB:0.33745
			AJUBA:0.01412	CDKN1A:0.18090	TRAF3:0.00108					PIK3R2:0.33526
			BRD7:0.01382	PPM1D:0.17791	MSH2:0.00108					DDX3X:0.33286
			KLF6:0.01320	HNRPDL:0.17720	CASP8:0.00100					TCF12:0.33277
			KIAA1267:0.01241	ZFP36L2:0.17702	HSP90AB1:0.00098					KRT15:0.33215
			CDKN1B:0.01218	ACVR2A:0.17271	NUP93:0.00088					USP9X:0.33211
			FAM123B:0.01215	ARID2:0.17199	TTK:0.00087					ERBB3:0.33070
			DHX15:0.01207	STAG2:0.17120	ELL2:0.00081					SCAF4:0.33051
			STK11:0.01128	DNMT3A:0.16445	E2F1:0.00072					TRAF3:0.32956
			LATS1:0.01068	AXIN1:0.16249	FOXA2:0.00071					CBFB:0.32822
			ZC3H18:0.01053	HSP90AB1:0.16139	WAC:0.00071					6q:0.32802
			CBFB:0.00972	AXIN2:0.15915	MSH6:0.00070					GNA11:0.32632
			PTMA:0.00924	ACVR1B:0.15789	RNF43:0.00067					3q:0.32483
			YLPM1:0.00878	MLL3:0.15627	PPM1D:0.00067					KDM5C:0.32447
			MAX:0.00870	SOX9:0.15575	RQCD1:0.00061					CUL3:0.32234
			NAA15:0.00862	CDK12:0.14881	HNRNPDL:0.00048					ATF7IP:0.32123
			KRT222:0.00810	MLL2:0.14864	HNRPDL:0.00048					RTF1:0.32116
			TP53BP1:0.00803	MSH2:0.14714	ZFP36L2:0.00045					SPOP:0.31990
			ATXN3:0.00755	RBM10:0.14505	TBL1XR1:0.00042					CNOT1:0.31858
			HSP90AB1:0.00725	BCL2L11:0.14350						CBWD3:0.31779
			RTF1:0.00689	TBX3:0.13708						4:0.31685
			MYCL:0.00685	PPP3R1:0.13659						TP53BP1:0.31582
			SAMHD1:0.00678	RNF43:0.12890						YLPM1:0.31528
			FTSJD1:0.00596	BRE:0.12851						FLT4:0.31480
			GPS2:0.00553	IRF6:0.12470						G6PD:0.31364
			E2F1:0.00531	MSH6:0.12332						DDR2:0.31255
			CCAR1:0.00523	DAZAP1:0.11800						9:0.31128
			LYRM4:0.00515	ELF3:0.11009						15:0.31116
			BMPR2:0.00509	FOXA2:0.09442						HIST2H2BE:0.30772
			XPO4:0.00488	NIPBL:0.06607						MAPK1:0.30592
			WAC:0.00471	SAMHD1:0.05530						ARHGAP35:0.30461
			ELL2:0.00415	ASXL1:0.04148						TSC1:0.30425
			NUP93:0.00415	E2F1:0.03548						NRAS:0.29911
			RQCD1:0.00365							AJUBA:0.29893
			HNRPDL:0.00251							KAT8:0.29865
			INPPL1:0.00214							CREBBP:0.29792
			BCL2L11:0.00187							SLC27A5:0.29770
			PPP3R1:0.00160							PTMA:0.29704
			BRE:0.00157							MAP2K2:0.29635
			CBWD3:0.00100							9p:0.29628
			BAX:0.00076							RNF111:0.29397
										16q:0.29342
										CHD4:0.28923
										16:0.28553
										CASP8:0.28438
										NFE2L2:0.28205
										SIN3A:0.28066
										ARID2:0.27905
										RXRA:0.27901
										ERCC2:0.27819
										CTNNB1:0.27779
										PTPN11:0.27650
										CCND1:0.27296
										NAA15:0.27165
										SMARCA1:0.27070
										CDKN1B:0.26829
										RAF1:0.26828
										STK11:0.26819
										17:0.26812
										KMT2C:0.26714
										KMT2D:0.25774
										6p:0.25766
										BRCA1:0.25589
										LZTR1:0.25524
										MYH9:0.25482
										TDG:0.24984
										LYRM4:0.24898
										CTNND1:0.24898
										MYCL1:0.24880
										FAM123B:0.24796
										INPPL1:0.24766
										SF3B1:0.24719
										18q:0.24702
										ELL2:0.24656
										AKT1:0.24425
										CTCF:0.24338
										BMPR2:0.24305
										U2AF1:0.24078
										STAG2:0.24064
										RQCD1:0.23954
										PPP2R1A:0.23835
										MLL3:0.23722
										HLA-A:0.23401
										MLL4:0.23302
										FOXA1:0.23247
										DHX15:0.23068
										PCBP1:0.23067
										GNAQ:0.23050
										SOS1:0.22992
										ACVR2A:0.22948
										MTOR:0.22944
										NUP93:0.22666
										12:0.22428
										KRT222:0.22415
										EPAS1:0.22385
										HLA-B:0.22297
										MAP2K1:0.22285
										8:0.22151
										KIAA1267:0.22138
										GRIN2A:0.22087
										TBL1XR1:0.21921
										CDKN1A:0.21782
										19q:0.21549
										DNMT3A:0.21521
										PPM1D:0.21468
										COL3A1:0.21262
										FGFR3:0.21118
										ZFP36L2:0.21072
										ZNF750:0.20705
										12p:0.20629
										AXIN1:0.20575
										7p:0.20426
										IDH2:0.20358
										STAT3:0.20270
										CDK12:0.20139
										SCN2A:0.19944
										19p:0.19775
										PPP6C:0.19756
										5:0.19723
										KIT:0.19681
										11:0.19658
										MLL2:0.19617
										EIF1AX:0.19565
										RNF43:0.19534
										10q:0.19480
										DICER1:0.19417
										SMAD3:0.19164
										17q:0.19087
										AXIN2:0.18738
										3:0.18257
										ACVR1:0.18149
										RHOB:0.18127
										HNRPDL:0.18018
										ACVR1B:0.17924
										TBX3:0.17884
										SOX9:0.17810
										RRAS2:0.17634
										COL11A1:0.17475
										RBM10:0.17423
										20q:0.17409
										MSH2:0.17066
										HSP90AB1:0.16962
										4q:0.16682
										NIPBL:0.16572
										6:0.16561
										11p:0.16534
										EEF1A1:0.16117
										2:0.15969
										19:0.15687
										MSH6:0.15652
										11q:0.15339
										4p:0.15015
										BCL2L11:0.14537
										10p:0.14321
										WTAP:0.14303
										IRF6:0.14250
										WT1:0.14109
										2p:0.13882
										RHOA:0.13844
										PPP3R1:0.13819
										18p:0.13734
										DAZAP1:0.13607
										HEPH:0.13607
										16p:0.13517
										9q:0.13261
										BRE:0.13119
										ELF3:0.12959
										AMD1:0.12677
										TNNI3K:0.12360
										KMT2A:0.12311
										SF1:0.12008
										FGFR2:0.11906
										RET:0.11590
										KDR:0.11493
										FOXA2:0.11055
										KMT2B:0.10931
										ERBB4:0.09762
										SI:0.09133
										1:0.08933
										ASXL1:0.08852
										7q:0.08689
										20p:0.08610
										FAT4:0.08016
										ESR1:0.08009
										METTL14:0.07241
										SAMHD1:0.06208
										KANSL1:0.05103
										MYH2:0.04964
										2q:0.04158
										E2F1:0.04152
										IL1RAPL2:0.03836
										12q:0.03704
										AMER1:0.03629
										GRM7:0.03383
										HNRNPDL:0.02344
										CMTR2:0.02123
										MYCL:0.00796
