## Additional file 1 for "Novel Driver Strength Index highlights important cancer genes in TCGA PanCanAtlas patients": 2021_8_16_20_32_distribution_events_detailed_males_genes_DSI_top.tsv

673	BRAF	1.40890
7157	TP53	1.26899
5728	PTEN	0.79307
1956	EGFR	0.77652
	8p	0.77212
8731	MET	0.75710
4609	MYC	0.74008
5925	RB1	0.70887
1029	CDKN2A	0.67837
	7	0.67741
23091	ZC3H13	0.66689
5290	PIK3CA	0.64821
6035	RAC1	0.64454
3417	IDH1	0.64062
688	KLF5	0.64049
100093631	GTF2I	0.62876
8295	TRRAP	0.62517
	17p	0.58567
8454	CUL1	0.58436
	13	0.58158
8289	ARID1A	0.57175
675	BRCA2	0.56267
3845	KRAS	0.55553
	8q	0.54924
546	ATRX	0.54859
472	ATM	0.54059
29072	SETD2	0.54033
5295	PIK3R1	0.53534
1107	CHD3	0.53472
8626	TP63	0.53375
55193	PBRM1	0.53339
7428	VHL	0.52069
51426	POLQ	0.51337
11200	CHEK2	0.51284
	21	0.51129
	22	0.50482
11168	PSIP1	0.50404
7272	TTK	0.49739
4089	SMAD4	0.49661
	3p	0.49424
2033	EP300	0.49294
390502	ATR	0.49256
2195	FAT1	0.49247
4087	SMAD2	0.49068
57492	ARID1B	0.48677
5624	APC	0.48643
6416	MAP2K4	0.48194
9611	NCOR1	0.47631
1278	COL1A2	0.47437
	20	0.47411
5241	PGR	0.47204
	1q	0.47155
9223	BAP1	0.45990
9113	LATS1	0.45520
7403	KDM6A	0.45319
2625	GATA3	0.45099
657	BMPR1A	0.44978
1969	EPHA2	0.44682
5335	PLCG1	0.44083
2874	GPS2	0.43545
4297	MLL	0.43085
1859	DYRK1A	0.43076
6146	RPL22	0.42988
4214	MAP3K1	0.42253
2064	ERBB2	0.41840
55783	FTSJD1	0.41660
124245	ZC3H18	0.41539
	14	0.40934
2778	GNAS	0.40933
8831	RASA1	0.40790
3660	IRF2	0.40784
57680	CHD8	0.40712
4287	ATXN3	0.40059
6125	RPL5	0.39854
1019	CDK4	0.39675
1316	KLF6	0.39582
51322	WAC	0.39451
	18	0.39445
64328	XPO4	0.39147
9817	KEAP1	0.39083
	1p	0.38859
	5q	0.38261
3716	JAK1	0.38206
55294	FBXW7	0.38174
777	CACNA1E	0.38130
54880	BCOR	0.37875
	5p	0.37728
23418	CRB1	0.37372
7048	TGFBR2	0.37329
3020	H3F3A	0.36957
9967	THRAP3	0.36883
4851	NOTCH1	0.36879
4771	NF2	0.36483
55749	CCAR1	0.36303
8880	FUBP1	0.36211
29117	BRD7	0.36051
23269	MGA	0.36010
581	BAX	0.35790
	10	0.35583
4763	NF1	0.34831
5727	PTCH1	0.34798
567	B2M	0.34699
51343	CDH1	0.34693
4149	MAX	0.34642
9584	RBM39	0.34534
23152	CIC	0.34385
64321	SOX17	0.34249
3265	HRAS	0.34154
64324	NSD1	0.34119
6597	SMARCA4	0.33912
10672	GNA13	0.33896
5291	PIK3CB	0.33745
5296	PIK3R2	0.33526
1654	DDX3X	0.33286
6938	TCF12	0.33277
3866	KRT15	0.33215
8239	USP9X	0.33211
2065	ERBB3	0.33070
57466	SCAF4	0.33051
7187	TRAF3	0.32956
865	CBFB	0.32822
	6q	0.32802
2767	GNA11	0.32632
	3q	0.32483
8242	KDM5C	0.32447
8452	CUL3	0.32234
55729	ATF7IP	0.32123
23168	RTF1	0.32116
8405	SPOP	0.31990
23019	CNOT1	0.31858
445571	CBWD3	0.31779
	4	0.31685
7158	TP53BP1	0.31582
56252	YLPM1	0.31528
2324	FLT4	0.31480
8266	G6PD	0.31364
4921	DDR2	0.31255
	9	0.31128
	15	0.31116
8349	HIST2H2BE	0.30772
5594	MAPK1	0.30592
2909	ARHGAP35	0.30461
7248	TSC1	0.30425
4893	NRAS	0.29911
84962	AJUBA	0.29893
84148	KAT8	0.29865
1387	CREBBP	0.29792
10998	SLC27A5	0.29770
5761	PTMA	0.29704
5605	MAP2K2	0.29635
	9p	0.29628
54778	RNF111	0.29397
	16q	0.29342
1108	CHD4	0.28923
	16	0.28553
841	CASP8	0.28438
4780	NFE2L2	0.28205
25942	SIN3A	0.28066
196528	ARID2	0.27905
6256	RXRA	0.27901
2068	ERCC2	0.27819
1499	CTNNB1	0.27779
5781	PTPN11	0.27650
595	CCND1	0.27296
80155	NAA15	0.27165
6594	SMARCA1	0.27070
1027	CDKN1B	0.26829
6037	RAF1	0.26828
6794	STK11	0.26819
	17	0.26812
58508	KMT2C	0.26714
8085	KMT2D	0.25774
	6p	0.25766
672	BRCA1	0.25589
8216	LZTR1	0.25524
4627	MYH9	0.25482
6996	TDG	0.24984
57128	LYRM4	0.24898
100528016	CTNND1	0.24898
4610	MYCL1	0.24880
139285	FAM123B	0.24796
3636	INPPL1	0.24766
23451	SF3B1	0.24719
	18q	0.24702
22936	ELL2	0.24656
207	AKT1	0.24425
10664	CTCF	0.24338
659	BMPR2	0.24305
7307	U2AF1	0.24078
10735	STAG2	0.24064
9125	RQCD1	0.23954
5518	PPP2R1A	0.23835
58508	MLL3	0.23722
3105	HLA-A	0.23401
9757	MLL4	0.23302
3169	FOXA1	0.23247
1665	DHX15	0.23068
5093	PCBP1	0.23067
2776	GNAQ	0.23050
6654	SOS1	0.22992
92	ACVR2A	0.22948
2475	MTOR	0.22944
9688	NUP93	0.22666
	12	0.22428
125113	KRT222	0.22415
2034	EPAS1	0.22385
3106	HLA-B	0.22297
5604	MAP2K1	0.22285
	8	0.22151
284058	KIAA1267	0.22138
2903	GRIN2A	0.22087
79718	TBL1XR1	0.21921
1026	CDKN1A	0.21782
	19q	0.21549
1788	DNMT3A	0.21521
8493	PPM1D	0.21468
1281	COL3A1	0.21262
2261	FGFR3	0.21118
678	ZFP36L2	0.21072
79755	ZNF750	0.20705
	12p	0.20629
8312	AXIN1	0.20575
	7p	0.20426
3418	IDH2	0.20358
6774	STAT3	0.20270
51755	CDK12	0.20139
6326	SCN2A	0.19944
	19p	0.19775
5537	PPP6C	0.19756
	5	0.19723
3815	KIT	0.19681
	11	0.19658
9757	MLL2	0.19617
1964	EIF1AX	0.19565
54894	RNF43	0.19534
	10q	0.19480
23405	DICER1	0.19417
4088	SMAD3	0.19164
	17q	0.19087
8313	AXIN2	0.18738
	3	0.18257
90	ACVR1	0.18149
388	RHOB	0.18127
9987	HNRPDL	0.18018
91	ACVR1B	0.17924
6926	TBX3	0.17884
6662	SOX9	0.17810
22800	RRAS2	0.17634
1301	COL11A1	0.17475
8241	RBM10	0.17423
	20q	0.17409
4436	MSH2	0.17066
3326	HSP90AB1	0.16962
	4q	0.16682
25836	NIPBL	0.16572
	6	0.16561
	11p	0.16534
1915	EEF1A1	0.16117
	2	0.15969
	19	0.15687
2956	MSH6	0.15652
	11q	0.15339
	4p	0.15015
10018	BCL2L11	0.14537
	10p	0.14321
9589	WTAP	0.14303
3664	IRF6	0.14250
7490	WT1	0.14109
	2p	0.13882
387	RHOA	0.13844
5534	PPP3R1	0.13819
	18p	0.13734
26528	DAZAP1	0.13607
9843	HEPH	0.13607
	16p	0.13517
	9q	0.13261
9577	BRE	0.13119
1999	ELF3	0.12959
262	AMD1	0.12677
100526835	TNNI3K	0.12360
4297	KMT2A	0.12311
7536	SF1	0.12008
2263	FGFR2	0.11906
5979	RET	0.11590
3791	KDR	0.11493
3170	FOXA2	0.11055
9757	KMT2B	0.10931
2066	ERBB4	0.09762
6490	SI	0.09133
	1	0.08933
171023	ASXL1	0.08852
	7q	0.08689
	20p	0.08610
79633	FAT4	0.08016
2099	ESR1	0.08009
57721	METTL14	0.07241
25939	SAMHD1	0.06208
284058	KANSL1	0.05103
