## Additional file 1 for "Novel Driver Strength Index highlights important cancer genes in TCGA PanCanAtlas patients": 2021_8_16_20_32_distribution_events_detailed_males_genes_NDSI.tsv

SNA-based oncogenic events	CNA-based oncogenic events	Mixed oncogenic events	SNA-based tumor suppressor events	CNA-based tumor suppressor events	Mixed tumor suppressor events	Driver chromosome losses	Driver chromosome gains	Driver arm losses	Driver arm gains	Driver events of all classes
BRAF:0.22631	FLT4:0.02702	BRAF:0.02937	SMAD4:0.06405	CHEK2:0.04064	VHL:0.05825	22:0.02640	17:0.04704	19q:0.04196	17p:0.03488	HNRNPDL:0.05481
HRAS:0.21292	ERBB2:0.02634	FGFR3:0.02924	VHL:0.05981	TTK:0.03037	NF2:0.05270	3:0.02630	16:0.03646	18p:0.03035	11q:0.03115	BRAF:0.04651
EIF1AX:0.19314	ERBB3:0.02634	EGFR:0.02399	HNRNPDL:0.05687	BAP1:0.02755	PBRM1:0.04586	5:0.02167	9:0.03093	20p:0.02520	6p:0.02846	HRAS:0.03983
GTF2I:0.16931	SOX17:0.02611	KRAS:0.02384	B2M:0.05480	ZC3H18:0.02732	CIC:0.04245	18:0.02123	3:0.03012	8p:0.02422	12q:0.02380	CHEK2:0.03756
NRAS:0.13093	TRRAP:0.02464	ERBB2:0.02219	ATRX:0.05384	BAX:0.02676	FUBP1:0.04045	14:0.01966	6:0.02815	12p:0.02172	9q:0.02355	IDH1:0.03607
GNAQ:0.11075	CHD4:0.02415	CTNNB1:0.02017	DNMT3A:0.04830	CDKN2A:0.02579	BAP1:0.03510	10:0.01936	11:0.02685	1p:0.02135	8q:0.02292	KMT2C:0.03448
AKT1:0.08563	MYC:0.02398	SMARCA4:0.01949	CDKN1B:0.04729	GPS2:0.02509	SETD2:0.03188	19:0.01840	12:0.02660	3p:0.02106	8p:0.02275	KMT2A:0.03277
IDH1:0.08358	SPOP:0.02354	PIK3CA:0.01871	ACVR2A:0.04375	IRF6:0.02449	SMAD4:0.03001	9:0.01809	13:0.02587	9q:0.02072	7q:0.02269	EIF1AX:0.03181
U2AF1:0.08278	KAT8:0.02353	CRB1:0.01854	DAZAP1:0.04303	KLF5:0.02445	KMT2C:0.02771	16:0.01728	7:0.02526	6q:0.02015	9p:0.02225	TTK:0.03021
SPOP:0.07200	GRIN2A:0.02326	MET:0.01803	KMT2A:0.04169	BRCA2:0.02419	MLL3:0.02771	4:0.01666	5:0.02289	18q:0.01944	19p:0.02180	SPOP:0.02880
SOX17:0.06476	PIK3CB:0.02315	DDR2:0.01673	USP9X:0.04050	SMAD2:0.02403	TGFBR2:0.02521	13:0.01665	2:0.02276	9p:0.01931	4p:0.02129	BAP1:0.02856
MAPK1:0.05977	GTF2I:0.02315	ERBB3:0.01672	BCOR:0.04025	RB1:0.02384	APC:0.02506	11:0.01630	8:0.02272	17p:0.01879	1q:0.02089	KMT2D:0.02851
GNA11:0.05711	SF1:0.02288	ATR:0.01652	SMAD2:0.04010	TP53:0.02382	AXIN1:0.02342	21:0.01609	18:0.02162	16q:0.01850	16p:0.01927	MYCL:0.02836
MAP2K1:0.05677	PTPN11:0.02288	CACNA1E:0.01643	PBRM1:0.03981	EP300:0.02376	PTEN:0.02278	15:0.01556	20:0.02123	4q:0.01827	3q:0.01922	17:0.02818
FOXA1:0.05670	RAC1:0.02269	TRRAP:0.01628	BAP1:0.03895	PTEN:0.02347	PGR:0.02276	1:0.01535	21:0.02033	11p:0.01790	7p:0.01893	ATRX:0.02805
SF3B1:0.05614	METTL14:0.02238	POLQ:0.01603	KDM6A:0.03838	CDKN1B:0.02335	NOTCH1:0.02172	6:0.01456	19:0.01856	11q:0.01760	20q:0.01878	3:0.02794
FGFR3:0.05359	EGFR:0.02185	TP63:0.01599	MSH6:0.03835	ATF7IP:0.02315	PSIP1:0.02157	17:0.01445	14:0.01644	4p:0.01759	17q:0.01863	GNAQ:0.02784
EEF1A1:0.05135	GNA13:0.02184	PLCG1:0.01507	CDH1:0.03604	EPHA2:0.02299	TSC1:0.02042	2:0.01411	1:0.01519	6p:0.01749	12p:0.01835	16:0.02728
MET:0.05087	RHOA:0.02159	NFE2L2:0.01502	TGFBR2:0.03578	VHL:0.02286	NSD1:0.02011		22:0.01506	10p:0.01743	2q:0.01781	GTF2I:0.02714
SMARCA4:0.04209	MET:0.02142	SCN2A:0.01484	PTEN:0.03554	BRCA1:0.02271	FBXW7:0.01999		15:0.01420	19p:0.01667	5q:0.01781	ZC3H18:0.02694
ATR:0.04146	PPP6C:0.02118	COL1A2:0.01383	KMT2C:0.03514	BRD7:0.02271	ATRX:0.01966		4:0.01327	3q:0.01658	10p:0.01769	BAX:0.02677
KRAS:0.04142	EIF1AX:0.02118	COL11A1:0.01340	IRF6:0.03503	RPL22:0.02214	RASA1:0.01930			10q:0.01633	5p:0.01740	SOX17:0.02657
RAC1:0.04106	CRB1:0.02106	MYH9:0.01264	ZC3H13:0.03459	CBFB:0.02197	TP53:0.01744			2q:0.01601	19q:0.01717	ERBB2:0.02642
PIK3CA:0.03694	FAT4:0.02099		CASP8:0.03443	TBL1XR1:0.02190	ARID2:0.01743			5q:0.01600	18p:0.01621	CTNNB1:0.02627
PIK3R2:0.03543	HEPH:0.02093		RBM10:0.03422	RPL5:0.02189	STAG2:0.01742			2p:0.01593	20p:0.01620	12:0.02601
CTNNB1:0.03337	PLCG1:0.02092		KLF5:0.03337	MLL4:0.02180	FAT1:0.01711			16p:0.01510	2p:0.01591	NRAS:0.02599
RHOA:0.03296	ESR1:0.02072		AJUBA:0.03269	TBX3:0.02177	KDM6A:0.01689				3p:0.01419	VHL:0.02591
GNAS:0.03264	BRAF:0.02066		RASA1:0.03232	NF2:0.02161	CREBBP:0.01633					FGFR3:0.02572
EPAS1:0.03164	DDR2:0.02063		KLF6:0.03213	NUP93:0.02130	NF1:0.01625					FLT4:0.02572
MYC:0.03133	HRAS:0.02061		NIPBL:0.03212	CNOT1:0.02130	ARHGAP35:0.01609					IRF6:0.02545
ERBB2:0.03124	KEAP1:0.02045		HLA-A:0.03201	MLL3:0.02126	STK11:0.01596					6p:0.02532
MTOR:0.03074	CCND1:0.02044		ARID1A:0.03151	NAA15:0.02116	NCOR1:0.01592					7:0.02526
EGFR:0.02819	GNA11:0.02041		SCAF4:0.03127	ATXN3:0.02110	RB1:0.01564					19q:0.02523
CHD4:0.02797	KRAS:0.02027		SOX9:0.03114	AJUBA:0.02099	KMT2A:0.01542					GPS2:0.02512
PPP2R1A:0.02777	RBM39:0.02024		CHD3:0.03114	CBWD3:0.02073	MLL:0.01542					TP53:0.02486
IDH2:0.02634	CACNA1E:0.02019		SETD2:0.03091	TRAF3:0.02065	ARID1A:0.01524					KLF5:0.02471
FGFR2:0.02593	FGFR3:0.02018		EP300:0.03091	FTSJD1:0.02054	EP300:0.01424					CHD4:0.02465
SOS1:0.02559	AMD1:0.02014		KDM5C:0.03076	E2F1:0.02053	BRCA2:0.01328					SMAD2:0.02442
TP63:0.02533	RAF1:0.02013		KMT2D:0.03041	SETD2:0.02053	KMT2D:0.01322					KMT2B:0.02439
PCBP1:0.02457	RET:0.02012		EPHA2:0.02999	THRAP3:0.02050	MLL2:0.01322					CDKN1B:0.02423
KIT:0.02360	GNAS:0.02008		TP53:0.02998	DAZAP1:0.02046	ATM:0.01311					PTEN:0.02420
DICER1:0.02222	ATR:0.02004		PTCH1:0.02963	PBRM1:0.02042	ARID1B:0.01307					8p:0.02420
NFE2L2:0.02208	PIK3CA:0.02001		NOTCH1:0.02956	ELF3:0.02041	LATS1:0.01284					CDKN2A:0.02418
POLQ:0.02191	RRAS2:0.01999		FBXW7:0.02916	CIC:0.02037						EP300:0.02409
CUL1:0.02128	CDK4:0.01992		HLA-B:0.02911	FAM123B:0.02035						MYC:0.02407
MYH9:0.02101	GNAQ:0.01989		ATM:0.02892	AXIN1:0.02018						PBRM1:0.02393
PTPN11:0.02086	RXRA:0.01987		CIC:0.02859	ARID1A:0.02016						KAT8:0.02383
RXRA:0.01980	U2AF1:0.01973		CHD8:0.02858	KDM6A:0.02016						TRRAP:0.02375
TRRAP:0.01966	ERBB4:0.01971		CUL3:0.02854	GATA3:0.02002						KRAS:0.02373
CACNA1E:0.01961	STAT3:0.01960		SMARCA1:0.02831	IRF2:0.01997						PIK3CA:0.02368
FAT4:0.01937	CTNNB1:0.01960		STAG2:0.02810	LATS1:0.01988						ERBB3:0.02360
ESR1:0.01894	PIK3R2:0.01926		ARID2:0.02802	ASXL1:0.01984						SF3B1:0.02345
KEAP1:0.01890	CUL1:0.01915		TCF12:0.02779	MAP3K1:0.01981						BRCA2:0.02340
GRIN2A:0.01869	H3F3A:0.01909		NSD1:0.02728	FOXA2:0.01978						EPHA2:0.02331
COL1A2:0.01847	G6PD:0.01906		RNF43:0.02724	KIAA1267:0.01977						NIPBL:0.02331
WT1:0.01807	FGFR2:0.01897		JAK1:0.02712	SMAD4:0.01971						22:0.02331
GRM7:0.01781	COL1A2:0.01894		ARID1B:0.02688	MYCL1:0.01968						SF1:0.02324
ERBB3:0.01748	TDG:0.01891		TSC1:0.02652	ZC3H13:0.01966						RHOA:0.02305
MYH2:0.01742	TP63:0.01877		DDX3X:0.02633	MAX:0.01955						8q:0.02292
COL3A1:0.01696	WT1:0.01870		RPL22:0.02625	ARID1B:0.01951						ATF7IP:0.02290
ERCC2:0.01681	SMARCA4:0.01852		CREBBP:0.02594	SAMHD1:0.01944						RAC1:0.02290
RET:0.01667	FOXA1:0.01832		TTK:0.02580	ARHGAP35:0.01933						12q:0.02287
ERBB4:0.01649	SCN2A:0.01800		NCOR1:0.02564	STK11:0.01929						PIK3CB:0.02285
HEPH:0.01643	SMAD3:0.01787		MGA:0.02555	PTMA:0.01924						PTPN11:0.02270
CRB1:0.01610	TNNI3K:0.01780		MAP2K4:0.02515	PSIP1:0.01923						7q:0.02269
KDR:0.01533	RHOB:0.01776		STK11:0.02515	ATRX:0.01921						8:0.02266
SI:0.01507	SLC27A5:0.01770		ELF3:0.02512	ACVR1B:0.01920						BRD7:0.02261
FLT4:0.01501	ACVR1:0.01763		APC:0.02497	ATM:0.01885						GRIN2A:0.02260
DDR2:0.01474	SI:0.01762		TRAF3:0.02492	CDH1:0.01883						SETD2:0.02259
COL11A1:0.01461	COL11A1:0.01752		PPM1D:0.02461	DDX3X:0.01883						5:0.02255
TNNI3K:0.01400	MAPK1:0.01748		BRCA2:0.02458	ARID2:0.01883						RB1:0.02255
PLCG1:0.01329	KRT15:0.01746		ATXN3:0.02452	BCL2L11:0.01880						SMARCA4:0.02246
SCN2A:0.01310	SOS1:0.01744		KMT2B:0.02439	FUBP1:0.01880						CIC:0.02243
IL1RAPL2:0.01285	ERCC2:0.01741		GATA3:0.02384	TGFBR2:0.01878						EGFR:0.02222
	SF3B1:0.01734		CMTR2:0.02381	MLL2:0.01871						NF2:0.02207
	POLQ:0.01726		NF1:0.02360	MAP2K4:0.01870						ARID1A:0.02205
	MAP2K2:0.01725		FAM123B:0.02340	KDM5C:0.01870						AMER1:0.02203
	EEF1A1:0.01720		THRAP3:0.02267	KLF6:0.01866						RPL22:0.02201
	PPP2R1A:0.01710		PGR:0.02235	CHD8:0.01866						KDM6A:0.02201
	HIST2H2BE:0.01710		CTNND1:0.02224	B2M:0.01860						METTL14:0.02199
	DICER1:0.01706		LATS1:0.02223	DHX15:0.01848						DAZAP1:0.02199
	PCBP1:0.01702		ATF7IP:0.02218	JAK1:0.01847						GNA11:0.02196
	NFE2L2:0.01696		MSH2:0.02211	PTCH1:0.01840						9q:0.02194
	KDR:0.01687		AMER1:0.02203	ELL2:0.01840						TBL1XR1:0.02185
	IDH1:0.01685		DYRK1A:0.02203	RASA1:0.01836						GNA13:0.02179
	MAP2K1:0.01675		ZNF750:0.02171	TSC1:0.01830						CMTR2:0.02174
	KIT:0.01667		TBL1XR1:0.02152	SMARCA1:0.01829						BRCA1:0.02164
	WTAP:0.01666		FAT1:0.02130	NOTCH1:0.01823						CBFB:0.02159
	AKT1:0.01658		KRT222:0.02097	BCOR:0.01822						MET:0.02154
	IDH2:0.01647		ZFP36L2:0.02086	PIK3R1:0.01816						RPL5:0.02154
	MTOR:0.01621		SIN3A:0.02055	CCAR1:0.01810						1p:0.02137
	NRAS:0.01614		MAP3K1:0.02052	YLPM1:0.01803						SMAD4:0.02134
	LZTR1:0.01590		KANSL1:0.02009	WAC:0.01799						AJUBA:0.02131
	COL3A1:0.01585		AXIN1:0.02008	LYRM4:0.01796						U2AF1:0.02128
	EPAS1:0.01569		ARHGAP35:0.01997	STAG2:0.01794						18:0.02127
	MYH9:0.01544		BMPR1A:0.01991	USP9X:0.01791						FAT4:0.02124
			AXIN2:0.01986	ZNF750:0.01779						EEF1A1:0.02124
			CDKN1A:0.01975	RTF1:0.01773						20:0.02123
			CDK12:0.01967	CHD3:0.01772						NUP93:0.02123
			PIK3R1:0.01944	CTNND1:0.01772						ATR:0.02121
			TBX3:0.01927	PGR:0.01772						ATXN3:0.02115
			NF2:0.01910	SCAF4:0.01772						PPP6C:0.02112
			ACVR1B:0.01876	BMPR1A:0.01767						USP9X:0.02107
			BRD7:0.01869	RBM10:0.01750						ARID2:0.02098
			PSIP1:0.01857	NCOR1:0.01740						TRAF3:0.02091
			CTCF:0.01836	DYRK1A:0.01737						ELF3:0.02091
			PTMA:0.01806	MLL:0.01735						CBWD3:0.02076
			RB1:0.01799	APC:0.01727						GNAS:0.02074
			MLL3:0.01788	XPO4:0.01708						FOXA2:0.02073
			MLL2:0.01771	TP53BP1:0.01697						NAA15:0.02073
			IRF2:0.01767	FAT1:0.01694						FOXA1:0.02068
			YLPM1:0.01763	HSP90AB1:0.01693						MLL4:0.02066
			CDKN2A:0.01752	DNMT3A:0.01680						MLL3:0.02063
			ZC3H18:0.01725	MGA:0.01678						3p:0.02063
			BRCA1:0.01715	ZFP36L2:0.01677						TBX3:0.02061
			RPL5:0.01682	INPPL1:0.01676						HEPH:0.02058
			ASXL1:0.01631	KRT222:0.01670						FAM123B:0.02048
			KIAA1267:0.01576	NF1:0.01667						1q:0.02048
			MLL:0.01573	FBXW7:0.01666						CCND1:0.02047
			FUBP1:0.01535	RNF111:0.01665						RRAS2:0.02043
			TP53BP1:0.01527	HNRPDL:0.01648						ESR1:0.02042
			RNF111:0.01518	SIN3A:0.01640						FTSJD1:0.02042
			CHEK2:0.01377	CDKN1A:0.01638						ZC3H13:0.02040
			CNOT1:0.01355	NIPBL:0.01637						CRB1:0.02039
			MLL4:0.01350	CTCF:0.01623						FGFR2:0.02033
				CASP8:0.01619						THRAP3:0.02033
				HLA-B:0.01617						AXIN1:0.02032
				NSD1:0.01612						STAT3:0.02024
				RQCD1:0.01610						PLCG1:0.02021
				CREBBP:0.01602						SAMHD1:0.02021
				MSH2:0.01589						RAF1:0.02020
				CUL3:0.01586						GATA3:0.02020
				MSH6:0.01583						RBM39:0.02018
				BRE:0.01580						6q:0.02015
				TCF12:0.01579						AMD1:0.02015
				HLA-A:0.01572						NOTCH1:0.02015
				CDK12:0.01571						KEAP1:0.02014
				ACVR2A:0.01521						CDH1:0.02014
				BMPR2:0.01514						DDR2:0.02006
				PPP3R1:0.01509						CNOT1:0.02006
				PPM1D:0.01459						CDK4:0.02001
				SOX9:0.01458						ARID1B:0.01994
				RNF43:0.01436						MAX:0.01993
				AXIN2:0.01392						KANSL1:0.01989
										CACNA1E:0.01987
										ATM:0.01987
										RXRA:0.01987
										H3F3A:0.01983
										RET:0.01980
										MAP3K1:0.01979
										STAG2:0.01978
										IRF2:0.01975
										BCOR:0.01974
										PIK3R2:0.01974
										CHD8:0.01972
										KDM5C:0.01969
										MYCL1:0.01968
										RASA1:0.01968
										DNMT3A:0.01965
										LATS1:0.01959
										18q:0.01954
										B2M:0.01953
										E2F1:0.01951
										11q:0.01950
										KIAA1267:0.01945
										APC:0.01940
										TGFBR2:0.01939
										9p:0.01937
										10:0.01936
										ARHGAP35:0.01933
										FUBP1:0.01931
										TSC1:0.01927
										PTCH1:0.01926
										SMARCA1:0.01926
										PSIP1:0.01925
										PTMA:0.01921
										ACVR1B:0.01920
										CUL1:0.01920
										DDX3X:0.01919
										STK11:0.01916
										17p:0.01909
										JAK1:0.01907
										9:0.01905
										14:0.01904
										G6PD:0.01904
										SCAF4:0.01903
										MTOR:0.01900
										7p:0.01893
										KLF6:0.01893
										RBM10:0.01892
										MAP2K4:0.01885
										3q:0.01883
										TP63:0.01880
										20q:0.01878
										TDG:0.01876
										BCL2L11:0.01876
										MAP2K1:0.01874
										ERBB4:0.01870
										17q:0.01863
										NF1:0.01861
										16q:0.01860
										WT1:0.01858
										MAPK1:0.01854
										COL1A2:0.01853
										19:0.01851
										12p:0.01849
										CREBBP:0.01839
										MGA:0.01836
										4q:0.01835
										KIT:0.01834
										ELL2:0.01830
										PIK3R1:0.01828
										CHD3:0.01826
										NSD1:0.01822
										DHX15:0.01822
										SOS1:0.01817
										CCAR1:0.01817
										AKT1:0.01814
										YLPM1:0.01811
										NCOR1:0.01810
										SMAD3:0.01806
										FAT1:0.01806
										MSH6:0.01805
										PGR:0.01804
										MLL2:0.01803
										CTNND1:0.01800
										FBXW7:0.01800
										11p:0.01800
										WAC:0.01797
										ZNF750:0.01795
										16p:0.01793
										RTF1:0.01791
										13:0.01789
										4p:0.01788
										LYRM4:0.01786
										POLQ:0.01781
										ASXL1:0.01779
										BMPR1A:0.01776
										RHOB:0.01776
										SLC27A5:0.01773
										ACVR1:0.01771
										PPP2R1A:0.01769
										ACVR2A:0.01763
										DYRK1A:0.01758
										10p:0.01755
										CASP8:0.01753
										KRT15:0.01752
										ERCC2:0.01752
										NFE2L2:0.01751
										PCBP1:0.01747
										TNNI3K:0.01746
										19p:0.01745
										2:0.01742
										5p:0.01742
										20p:0.01733
										ZFP36L2:0.01731
										SCN2A:0.01730
										MAP2K2:0.01725
										HSP90AB1:0.01725
										18p:0.01724
										MLL:0.01719
										DICER1:0.01717
										HLA-B:0.01715
										HIST2H2BE:0.01712
										RNF43:0.01709
										XPO4:0.01703
										IDH2:0.01702
										TP53BP1:0.01695
										11:0.01693
										21:0.01687
										SIN3A:0.01683
										KRT222:0.01683
										CUL3:0.01678
										EPAS1:0.01674
										WTAP:0.01671
										2q:0.01668
										INPPL1:0.01661
										KDR:0.01659
										CDK12:0.01658
										MYH2:0.01658
										CDKN1A:0.01655
										MSH2:0.01653
										RNF111:0.01653
										HNRPDL:0.01652
										4:0.01640
										CTCF:0.01638
										TCF12:0.01635
										HLA-A:0.01634
										10q:0.01633
										RQCD1:0.01619
										COL11A1:0.01615
										5q:0.01607
										COL3A1:0.01597
										LZTR1:0.01595
										BRE:0.01592
										2p:0.01591
										GRM7:0.01581
										6:0.01579
										PPM1D:0.01568
										SOX9:0.01554
										MYH9:0.01540
										15:0.01538
										BMPR2:0.01530
										1:0.01530
										SI:0.01528
										PPP3R1:0.01511
										AXIN2:0.01458
										IL1RAPL2:0.01221
