## Additional file 1 for "Novel Driver Strength Index highlights important cancer genes in TCGA PanCanAtlas patients": 2021_8_16_20_32_distribution_events_detailed_males_genes_NDSI_top.tsv

673	BRAF	0.22631
3265	HRAS	0.21292
1964	EIF1AX	0.19314
100093631	GTF2I	0.16931
4893	NRAS	0.13093
2776	GNAQ	0.11075
207	AKT1	0.08563
3417	IDH1	0.08358
7307	U2AF1	0.08278
8405	SPOP	0.07200
64321	SOX17	0.06476
4089	SMAD4	0.06405
7428	VHL	0.05981
5594	MAPK1	0.05977
2767	GNA11	0.05711
9987	HNRNPDL	0.05687
5604	MAP2K1	0.05677
3169	FOXA1	0.05670
23451	SF3B1	0.05614
567	B2M	0.05480
546	ATRX	0.05384
2261	FGFR3	0.05359
4771	NF2	0.05270
1915	EEF1A1	0.05135
8731	MET	0.05087
