## Additional file 1 for "Novel Driver Strength Index highlights important cancer genes in TCGA PanCanAtlas patients": 2021_8_16_20_32_distribution_gender_genes.tsv

Gender	SNA-based oncogenic events	CNA-based oncogenic events	Mixed oncogenic events	SNA-based tumor suppressor events	CNA-based tumor suppressor events	Mixed tumor suppressor events	Driver chromosome losses	Driver chromosome gains	Driver arm losses	Driver arm gains	Driver events of all classes
FEMALE	PIK3CA:437,BRAF:242,IDH1:169,KRAS:165,CTNNB1:130,CHD4:110,SMARCA4:94,MTOR:86,PPP2R1A:80,ERBB3:78,SF3B1:74,NRAS:68,POLQ:65,GNAS:60,NFE2L2:57,FGFR2:57,ERBB2:56,ATR:54,KIT:53,CACNA1E:52,EGFR:50,CUL1:48,KEAP1:48,SOS1:47,AKT1:44,EPAS1:43,SI:43,SPOP:43,FOXA1:40,FGFR3:39,HRAS:39,GRM7:39,PTPN11:35,FAT4:32,GTF2I:31,GNA11:30,IDH2:29,MAP2K1:29,COL11A1:28,MYH2:28,EEF1A1:27,GNAQ:27,U2AF1:26,PIK3R2:26,TRRAP:22…	H3F3A:795,MYC:644,HIST2H2BE:625,GNAS:596,DDR2:581,CRB1:573,TP63:569,POLQ:555,PLCG1:528,RBM39:527,CACNA1E:503,RAC1:497,ATR:495,CUL1:485,GTF2I:468,TRRAP:467,COL1A2:460,ERBB2:459,EGFR:456,PIK3CA:444,MET:430,GNA13:422,BRAF:411,SOX17:387,KAT8:381,CCND1:379,CDK4:377,PIK3R2:371,KEAP1:360,EIF1AX:358,PIK3CB:357,GRIN2A:347,KRAS:346,ERCC2:344,KRT15:334,ERBB3:332,SLC27A5:328,SPOP:323,FOXA1:313,G6PD:312,SMARC…	PIK3CA:112,KRAS:62,EGFR:49,POLQ:27,TRRAP:25,CACNA1E:21,PPP2R1A:21,ERBB2:19,ERBB3:18,CHD4:18,CRB1:18,ATR:17,NFE2L2:15,FGFR2:14,MET:14,COL1A2:14,GNAS:13,COL3A1:13,COL11A1:11,BRAF:10,SCN2A:9,ERBB4:9,MYC:9,PLCG1:8,SOS1:8,ERCC2:8,DDR2:8,CUL1:8,TP63:7,HEPH:7,GRIN2A:7,KIT:7,PIK3CB:6,KDR:6,MYH9:6,AKT1:6,FAT4:6,MTOR:6,RET:5,HRAS:5,H3F3A:5,LZTR1:5,RAF1:5,SOX17:5,KEAP1:4,SF3B1:4,HIST2H2BE:4,RXRA:4,SPOP:4,CT…	TP53:668,PTEN:281,ARID1A:269,KMT2C:250,KMT2D:248,ATRX:223,APC:193,FAT1:184,FBXW7:171,KMT2B:147,PIK3R1:144,ATM:142,NF1:130,CTCF:130,NIPBL:129,NSD1:123,CIC:123,CREBBP:121,BCOR:121,USP9X:121,ARHGAP35:120,NOTCH1:120,KMT2A:119,EP300:119,BRCA2:119,SETD2:116,MGA:116,CHD8:101,MAP3K1:101,AMER1:99,NCOR1:99,CHD3:98,RNF43:97,SCAF4:92,KANSL1:92,ARID1B:90,GATA3:88,RB1:87,ZC3H13:86,STAG2:86,JAK1:85,SMARCA1:84,A…	MAP2K4:580,EPHA2:578,KLF5:556,RB1:543,ZC3H13:524,GPS2:517,NF2:516,ZC3H18:516,NCOR1:509,SMAD4:507,EP300:488,CHD3:481,ATM:464,FAT1:461,FTSJD1:459,CDKN2A:458,MLL:456,PTEN:447,BRD7:438,XPO4:437,CNOT1:437,RPL22:436,CBFB:434,NUP93:433,B2M:431,PSIP1:422,SMAD2:418,CDH1:417,PTCH1:416,BAP1:415,RPL5:415,IRF2:414,LATS1:412,TGFBR2:398,CHEK2:397,PIK3R1:396,STK11:396,BMPR1A:395,SETD2:389,PBRM1:387,RNF111:385,AR…	TP53:237,PTEN:69,RB1:56,CDH1:46,APC:39,PBRM1:38,SMAD4:38,VHL:37,BAP1:31,ATRX:28,FBXW7:27,KMT2C:24,MLL3:24,STK11:23,FAT1:22,SETD2:18,ATM:18,NCOR1:18,NF1:18,ARID1A:17,CIC:17,MAP2K4:15,KMT2A:14,MLL:14,CBFB:14,EP300:12,LATS1:12,KMT2D:12,MLL2:12,FUBP1:12,ARID1B:11,NF2:11,NSD1:10,MGA:10,USP9X:9,BCOR:9,AXIN1:9,BRD7:9,PIK3R1:9,B2M:9,RNF111:8,YLPM1:8,BRCA2:8,BRCA1:8,TSC1:7,CNOT1:7,ARHGAP35:7,STAG2:7,ARID2…	22:644,13:571,15:409,14:395,4:376,18:338,10:314,9:278,21:258,11:179,17:165,2:105,16:105,6:79,3:70,1:52,19:42,5:19,12:10,8:5	20:524,7:451,8:257,5:192,12:170,2:126,13:109,19:102,16:95,21:70,1:66,6:58,3:56,10:50,17:49,22:32,9:30,15:29,14:27,11:22,4:17,18:16	17p:738,8p:709,16q:581,6q:458,3p:427,5q:412,1p:386,9p:278,19p:238,18q:217,11p:213,4q:197,10q:195,11q:179,4p:152,9q:144,19q:76,2q:75,10p:53,18p:51,3q:37,2p:33,6p:32,16p:25,17q:22,7p:21,12p:13,12q:5,1q:1,20p:1	1q:797,8q:530,5p:442,3q:371,16p:321,20q:265,6p:256,19q:212,17q:212,7p:186,10p:185,12p:151,2p:145,7q:85,18p:83,20p:75,9q:54,11q:33,19p:29,2q:26,12q:23,4p:21,3p:17,17p:14,5q:8,9p:8,16q:7,6q:6,10q:5,4q:2,1p:2,8p:2,11p:1,18q:1	TP53:1165,PIK3CA:993,H3F3A:811,1q:798,PTEN:797,17p:752,8p:711,RB1:686,13:680,22:676,MYC:671,GNAS:669,FAT1:667,BRAF:663,ARID1A:657,EPHA2:651,POLQ:647,MAP2K4:632,HIST2H2BE:631,NCOR1:626,ATM:624,EP300:619,ZC3H13:614,CRB1:613,DDR2:604,TP63:588,16q:588,CHD3:585,KLF5:581,SMAD4:579,CACNA1E:576,KRAS:573,ATR:566,EGFR:555,PIK3R1:549,APC:548,PLCG1:547,NF2:547,FBXW7:547,CUL1:541,GPS2:539,RBM39:537,ERBB2:534,…
MALE	IDH1:221,PIK3CA:183,CTNNB1:126,BRAF:125,KRAS:119,SMARCA4:82,SI:81,KEAP1:78,MYH2:61,SF3B1:59,NFE2L2:59,POLQ:59,MTOR:57,FGFR3:51,ERBB3:51,ATR:49,CACNA1E:49,SPOP:48,GNAS:47,KIT:47,COL11A1:47,CHD4:45,CRB1:43,NRAS:40,EGFR:36,FAT4:36,TRRAP:36,SOS1:36,ERBB4:35,GRM7:34,HRAS:32,EEF1A1:31,ERBB2:30,FGFR2:29,GNAQ:28,FOXA1:27,COL1A2:26,EPAS1:26,GRIN2A:25,GNA11:24,RHOA:22,CUL1:22,GTF2I:21,PTPN11:21,MYH9:20,KDR…	MYC:808,EGFR:778,MET:742,RAC1:691,TRRAP:661,TP63:647,CUL1:613,GTF2I:588,POLQ:557,COL1A2:551,BRAF:544,ATR:517,PLCG1:517,PIK3CA:503,KRAS:475,CDK4:455,RBM39:448,KRT15:427,H3F3A:424,GNA13:420,ERBB2:415,GNAS:408,CACNA1E:393,PIK3CB:384,CCND1:374,G6PD:368,KEAP1:368,DDR2:357,HIST2H2BE:355,CRB1:354,TDG:350,PIK3R2:340,SLC27A5:326,SOX17:323,CHD4:321,MAPK1:321,PTPN11:319,RXRA:313,ERBB3:313,ERCC2:312,MAP2K2:3…	EGFR:74,KRAS:66,PIK3CA:61,TRRAP:31,NFE2L2:30,BRAF:28,CACNA1E:28,COL1A2:24,POLQ:23,COL11A1:23,MET:22,ERBB2:20,ATR:16,TP63:16,CRB1:16,SCN2A:16,PLCG1:14,FGFR3:13,CTNNB1:13,DDR2:11,MYH9:11,ERBB3:10,SMARCA4:10,COL3A1:9,FOXA1:8,GRIN2A:8,HRAS:7,KRT15:7,DICER1:7,MYC:7,KIT:7,CUL1:6,NRAS:6,PIK3CB:6,FLT4:5,ERCC2:5,HIST2H2BE:5,MTOR:5,KEAP1:5,PIK3R2:4,EPAS1:4,RAC1:4,GNAS:4,CHD4:4,FAT4:4,TDG:4,SOS1:4,SF3B1:4,S…	TP53:726,KMT2D:232,KMT2C:177,ARID1A:165,APC:149,FAT1:143,ATRX:141,CDKN2A:106,NF1:100,ATM:96,KMT2B:87,ARID2:87,CREBBP:86,KDM6A:85,NOTCH1:84,NSD1:83,MGA:83,BRCA2:79,SETD2:76,NIPBL:75,KMT2A:73,EP300:72,MLL3:71,FBXW7:68,CIC:66,NCOR1:62,PTEN:61,ARID1B:58,ARHGAP35:57,RNF43:57,PIK3R1:56,STAG2:55,USP9X:55,CDK12:54,CHD8:54,PTCH1:52,ATF7IP:50,MLL2:50,PBRM1:48,KANSL1:48,ZC3H13:47,SCAF4:46,AMER1:45,CHD3:45,E…	CDKN2A:699,PSIP1:623,PTEN:607,ZC3H13:596,PIK3R1:596,RB1:582,SMAD4:565,CHD3:562,KLF5:538,MAP2K4:534,SMAD2:525,PGR:510,GATA3:498,RPL22:477,BMPR1A:476,LATS1:459,NCOR1:459,GPS2:457,ARID1B:451,MLL:450,FTSJD1:443,ATXN3:439,ATM:438,KLF6:438,MAX:429,MAP3K1:424,ARID1A:423,EPHA2:422,KDM6A:419,WAC:418,IRF2:418,DYRK1A:416,TGFBR2:413,RPL5:411,BRCA2:410,TTK:410,EP300:402,XPO4:398,VHL:396,RASA1:396,PBRM1:394,SE…	TP53:300,PTEN:92,PBRM1:66,APC:60,RB1:58,VHL:55,SMAD4:36,NF1:34,SETD2:30,ATM:28,FAT1:28,BAP1:27,ARID1A:27,FUBP1:25,STK11:24,NSD1:24,NCOR1:22,CIC:21,KDM6A:20,RASA1:20,KMT2C:19,MLL3:19,KMT2A:19,MLL:19,PSIP1:16,CREBBP:16,ATRX:16,EP300:15,ARID2:15,BRCA2:15,NF2:15,AXIN1:14,TSC1:13,NOTCH1:13,KMT2D:12,MLL2:12,LATS1:12,FBXW7:11,PGR:11,ARHGAP35:11,ARID1B:10,STAG2:10,TGFBR2:10,BRD7:9,TP53BP1:9,JAK1:8,B2M:8,…	13:543,21:469,18:436,14:423,10:423,22:419,4:412,15:345,9:344,11:228,6:142,16:134,3:110,5:88,17:80,19:77,2:75,1:63,12:6,8:2	7:705,20:585,8:246,12:234,16:180,21:168,13:158,17:157,5:145,19:132,2:111,22:104,3:86,14:84,9:45,1:39,6:32,15:27,11:23,18:15,4:14	8p:764,17p:729,3p:556,5q:493,1p:467,6q:408,9p:387,18q:339,16q:338,10q:245,19p:217,4q:214,4p:195,11p:190,11q:169,19q:103,9q:96,10p:93,6p:70,3q:46,16p:43,2q:36,20p:25,18p:24,12p:15,2p:11,12q:9,5p:8,1q:1	8q:649,1q:551,5p:511,3q:368,7p:270,12p:253,17q:232,20q:225,6p:193,2p:176,18p:163,19q:135,7q:106,16p:101,10p:100,20p:90,9q:81,19p:44,12q:35,11q:34,3p:24,2q:23,4p:21,8p:17,17p:16,5q:12,9p:12,4q:8,16q:8,18q:3,11p:3,1p:1	TP53:1308,EGFR:888,MYC:825,CDKN2A:808,8p:781,MET:774,PTEN:760,PIK3CA:747,17p:745,TRRAP:728,RAC1:706,7:705,13:701,BRAF:697,RB1:673,TP63:673,KRAS:660,PIK3R1:658,PSIP1:654,ZC3H13:651,8q:649,CUL1:641,POLQ:639,21:637,SMAD4:626,ARID1A:615,CHD3:611,GTF2I:611,COL1A2:601,20:585,ATR:582,3p:580,APC:569,ATM:562,PGR:559,KLF5:558,MAP2K4:555,1q:552,SMAD2:547,NCOR1:543,PLCG1:542,FAT1:541,GATA3:531,KDM6A:524,22:5…
