## Additional file 1 for "Novel Driver Strength Index highlights important cancer genes in TCGA PanCanAtlas patients": 2021_8_16_20_32_distribution_stages_females_genes.tsv

Tumor stage	SNA-based oncogenic events	CNA-based oncogenic events	Mixed oncogenic events	SNA-based tumor suppressor events	CNA-based tumor suppressor events	Mixed tumor suppressor events	Driver chromosome losses	Driver chromosome gains	Driver arm losses	Driver arm gains	Driver events of all classes
1	PIK3CA:184,IDH1:153,BRAF:122,KRAS:79,CTNNB1:67,CHD4:51,MTOR:49,SMARCA4:47,ERBB3:41,PPP2R1A:37,NRAS:35,FGFR2:35,POLQ:31,SF3B1:30,ATR:29,ERBB2:29,KIT:29,SOS1:27,GNAS:24,CUL1:22,EGFR:22,SPOP:21,NFE2L2:20,KEAP1:20,IDH2:19,PTPN11:19,CACNA1E:18,AKT1:18,EPAS1:17,SI:16,PIK3R2:16,FOXA1:15,U2AF1:15,FGFR3:15,GRM7:14,EEF1A1:13,HRAS:13,MAP2K1:12,WT1:11,CDK4:10,MAPK1:10,IL1RAPL2:9,COL1A2:9,CRB1:9,MYH2:9,COL11A…	H3F3A:254,HIST2H2BE:179,TP63:168,CACNA1E:161,POLQ:160,GNAS:157,EGFR:145,CRB1:142,PLCG1:140,GTF2I:139,ATR:137,TRRAP:136,MYC:135,RBM39:133,ERBB2:130,PIK3CA:126,RAC1:126,DDR2:121,MET:121,SOX17:118,CUL1:116,EIF1AX:115,KEAP1:106,PIK3CB:103,BRAF:103,PIK3R2:100,KAT8:96,SLC27A5:95,ERCC2:92,KRT15:92,FOXA1:92,CDK4:89,GNA13:89,PCBP1:89,KRAS:85,CCND1:82,U2AF1:81,ERBB3:81,TDG:81,G6PD:80,GRIN2A:80,IDH2:80,SOS1…	PIK3CA:32,KRAS:30,EGFR:17,TRRAP:13,CACNA1E:12,PPP2R1A:11,CRB1:10,POLQ:9,ERBB2:8,CHD4:8,FGFR2:8,ERBB3:7,MET:7,COL11A1:6,ATR:5,COL3A1:5,SOS1:4,MTOR:4,BRAF:4,FAT4:4,COL1A2:4,NFE2L2:4,GNAS:3,GRIN2A:3,H3F3A:3,WT1:3,LZTR1:3,ERBB4:3,SPOP:3,AKT1:2,PIK3CB:2,CUL1:2,SF1:2,SCN2A:2,SF3B1:2,KDR:2,SOX17:2,DDR2:1,HRAS:1,ESR1:1,EPAS1:1,IDH1:1,PLCG1:1,CCND1:1,RAC1:1,ERCC2:1,SMARCA4:1,KEAP1:1,DICER1:1,KIT:1,PIK3R2:…	TP53:247,PTEN:163,ARID1A:140,ATRX:127,KMT2D:119,KMT2C:104,PIK3R1:83,KMT2B:76,FAT1:75,CIC:67,FBXW7:66,ARHGAP35:65,CTCF:65,APC:64,BCOR:64,ATM:63,NOTCH1:63,NF1:60,NSD1:59,MGA:58,BRCA2:58,CHD3:58,USP9X:57,NIPBL:56,CREBBP:55,SETD2:54,EP300:54,KMT2A:54,RNF43:52,MAP3K1:49,NCOR1:48,CHD8:48,SCAF4:45,SMARCA1:44,ZC3H13:43,JAK1:43,RASA1:43,PBRM1:42,KANSL1:42,PTCH1:41,RPL22:41,SIN3A:41,AMER1:40,ARID2:40,RB1:3…	EPHA2:169,MAP2K4:166,ZC3H13:156,RPL22:149,RB1:148,NCOR1:147,MLL:146,FAT1:143,ATM:142,KLF5:139,FTSJD1:138,BAX:136,ZC3H18:132,IRF2:132,SETD2:130,PTEN:127,RPL5:127,EP300:126,GPS2:124,BAP1:124,XPO4:123,CNOT1:122,LATS1:121,THRAP3:120,ARID1B:119,SMAD4:118,CHD3:118,NF2:118,TTK:118,BRCA2:117,TGFBR2:117,VHL:116,CDH1:116,B2M:116,ATXN3:116,PTCH1:115,PBRM1:113,CDKN2A:111,CBFB:110,CHEK2:110,RASA1:108,RNF111:1…	TP53:53,PBRM1:21,PTEN:20,VHL:18,CIC:16,FUBP1:12,RB1:11,CDH1:10,BAP1:10,STK11:10,ATRX:10,KMT2C:9,MLL3:9,SETD2:8,BCOR:8,NCOR1:7,CBFB:7,ATM:7,FBXW7:7,NF1:6,SMAD4:6,ARID1B:6,FAT1:6,APC:6,LATS1:5,ARID1A:5,CHEK2:4,AXIN1:4,RASA1:4,KMT2D:4,MLL2:4,KMT2A:4,MLL:4,CHD3:3,MAP2K4:3,EPHA2:3,EP300:3,STAG2:3,NSD1:3,MAP3K1:3,B2M:3,AMER1:3,FAM123B:3,RBM10:3,BRCA1:3,CTCF:3,TSC1:2,CASP8:2,TGFBR2:2,MGA:2,BMPR2:2,TP53B…	22:162,13:161,4:101,15:94,14:93,21:85,9:77,10:76,18:53,17:37,11:35,16:35,3:19,19:18,6:17,2:9,1:9,5:2,8:2	20:127,7:124,8:73,5:56,12:51,2:40,10:35,16:31,1:28,17:25,3:22,19:20,13:14,6:14,11:8,21:7,22:6,18:4,4:3,9:3,15:2,14:1	17p:198,8p:186,16q:152,3p:152,6q:141,5q:132,1p:130,4q:70,19q:70,11p:69,9p:65,19p:62,4p:50,18q:48,10q:47,9q:46,11q:35,2q:19,10p:14,18p:11,7p:10,17q:7,6p:4,16p:4,3q:3,2p:1	1q:252,5p:125,8q:124,3q:115,6p:67,16p:63,17q:59,20q:59,19q:58,2p:48,7p:47,10p:35,12p:33,20p:26,18p:25,7q:23,11q:18,9q:17,2q:8,12q:5,19p:5,17p:4,6q:3,16q:2,5q:1,3p:1,8p:1,10q:1	TP53:359,PIK3CA:342,PTEN:310,H3F3A:262,1q:252,ARID1A:247,BRAF:229,FAT1:224,IDH1:214,ATRX:214,ATM:212,NCOR1:202,17p:202,EPHA2:202,ZC3H13:201,POLQ:200,RB1:198,KRAS:194,SETD2:192,CACNA1E:191,RPL22:190,PIK3R1:188,8p:187,GNAS:184,EGFR:184,EP300:183,MAP2K4:181,HIST2H2BE:181,CHD3:179,BRCA2:176,PBRM1:176,13:175,TP63:175,ATR:171,APC:169,22:168,FBXW7:168,ERBB2:167,BCOR:163,ARID1B:162,CRB1:161,PTCH1:158,RAS…
2	PIK3CA:142,BRAF:44,KRAS:43,CTNNB1:25,CHD4:25,SF3B1:25,SMARCA4:24,CACNA1E:23,ERBB3:22,NFE2L2:18,GNAS:18,POLQ:17,AKT1:16,SI:15,EGFR:14,MTOR:14,GNA11:14,FGFR2:13,NRAS:13,KEAP1:12,ERBB2:12,FOXA1:12,KIT:12,HRAS:11,PPP2R1A:11,COL11A1:11,GNAQ:10,MAP2K1:10,CUL1:9,TRRAP:9,FGFR3:9,SOS1:9,EPAS1:9,ATR:8,CRB1:8,EIF1AX:8,MAPK1:7,EEF1A1:7,GRM7:7,FAT4:7,RHOA:6,IDH1:6,COL3A1:6,SCN2A:6,PTPN11:6,PCBP1:5,PIK3R2:5,U2…	H3F3A:290,HIST2H2BE:233,MYC:226,DDR2:223,CRB1:221,TP63:184,GNAS:180,ATR:178,POLQ:172,COL1A2:162,RBM39:160,GNA13:159,CCND1:158,ERBB2:153,CACNA1E:143,PIK3CA:138,CUL1:136,GTF2I:133,PLCG1:132,KRAS:131,RAC1:129,KAT8:128,GRIN2A:127,BRAF:125,TRRAP:122,PIK3CB:121,ERBB3:113,KRT15:113,SPOP:110,FOXA1:107,CDK4:106,MET:106,EGFR:106,SOX17:103,TDG:99,HEPH:98,CHD4:94,G6PD:92,EIF1AX:91,SOS1:91,IDH2:91,PPP6C:90,AK…	PIK3CA:41,KRAS:11,ERBB3:10,POLQ:8,ATR:7,EGFR:7,CACNA1E:6,COL3A1:6,GNAS:6,TRRAP:6,SCN2A:5,ERBB4:5,ERBB2:5,CRB1:5,ERCC2:4,CHD4:4,DDR2:4,COL1A2:4,BRAF:4,MYC:3,EEF1A1:3,KIT:3,NFE2L2:3,IL1RAPL2:2,RET:2,CTNNB1:2,SLC27A5:2,SOS1:2,KDR:2,IDH1:2,MYH9:2,AKT1:2,HEPH:2,RXRA:2,FAT4:2,FGFR2:2,HIST2H2BE:2,CUL1:2,COL11A1:2,GRIN2A:2,RAF1:2,PCBP1:2,TP63:2,PPP2R1A:2,FLT4:1,G6PD:1,METTL14:1,PLCG1:1,U2AF1:1,SF3B1:1,PT…	TP53:159,KMT2C:74,KMT2D:66,FAT1:58,ARID1A:58,APC:54,PTEN:49,GATA3:46,ATRX:44,FBXW7:38,ATM:37,NIPBL:36,BRCA2:36,KMT2B:36,CTCF:35,CHD8:31,MAP3K1:31,NF1:31,CREBBP:30,ARID1B:30,MGA:30,EP300:29,SETD2:29,USP9X:29,CIC:29,KANSL1:28,NCOR1:28,NOTCH1:28,NSD1:27,AMER1:27,RNF43:27,KMT2A:26,BCOR:25,CDK12:25,PIK3R1:25,CASP8:24,ACVR2A:24,SCAF4:22,MLL3:22,BRCA1:22,EPHA2:21,STAG2:21,JAK1:21,SMARCA1:21,ARID2:20,KDM…	EPHA2:215,ZC3H18:208,GPS2:191,NF2:186,RB1:181,KLF5:176,NUP93:172,MAP2K4:172,SMAD4:166,CBFB:153,BRD7:152,NCOR1:147,ATM:142,CHD3:142,PSIP1:141,MLL:141,BAP1:141,ZC3H13:139,CNOT1:139,PTCH1:139,RPL5:135,STK11:134,FAT1:132,MYCL1:130,CHEK2:129,RPL22:129,B2M:127,XPO4:123,TGFBR2:122,LATS1:121,SMAD2:119,EP300:118,ELL2:118,PIK3R1:118,ARID1A:117,RNF111:116,RASA1:116,TTK:114,IRF2:113,MAX:110,FTSJD1:110,PBRM1:…	TP53:75,CDH1:25,APC:18,RB1:15,SMAD4:12,PTEN:9,ATM:8,FAT1:8,STK11:8,KMT2C:7,MLL3:7,BAP1:7,ARID1A:7,MGA:7,CBFB:6,MAP2K4:6,FBXW7:6,VHL:6,EP300:5,NCOR1:5,KMT2A:5,MLL:5,NF1:5,ARID2:5,KMT2D:5,MLL2:5,SETD2:4,USP9X:4,NF2:4,BRD7:4,BRCA2:4,NSD1:4,RNF111:3,YLPM1:3,BRCA1:3,TP53BP1:3,KDM5C:3,ATRX:3,BMPR2:3,SMAD2:3,DYRK1A:3,PBRM1:3,CNOT1:2,CREBBP:2,CTCF:2,GPS2:2,PTCH1:2,PIK3R1:2,INPPL1:2,DAZAP1:2,ARID1B:2,CHD3…	22:220,13:184,14:143,15:141,4:131,18:121,21:83,9:79,10:68,11:66,17:58,2:47,3:31,6:28,1:24,16:19,19:11,5:5,8:2	20:169,7:125,8:82,5:68,12:63,13:42,2:36,19:26,16:24,21:17,3:16,1:16,6:16,22:12,17:11,18:11,9:10,14:10,4:9,11:6,15:3,10:1	17p:278,8p:259,16q:235,6q:154,5q:146,3p:137,1p:129,9p:91,19p:81,18q:75,11q:74,10q:63,4p:57,11p:53,9q:45,4q:42,18p:29,2q:25,10p:10,16p:9,3q:7,7p:6,2p:5,6p:4,17q:3,19q:2	1q:302,8q:188,16p:165,5p:145,3q:119,6p:111,20q:86,17q:79,19q:74,10p:73,7p:62,12p:59,2p:39,7q:26,20p:20,18p:10,9q:8,12q:6,11q:6,4p:4,9p:4,2q:3,19p:2,10q:2,4q:1,3p:1,1p:1,11p:1	TP53:324,PIK3CA:321,1q:302,H3F3A:293,17p:278,8p:259,EPHA2:236,HIST2H2BE:235,16q:235,CRB1:234,MYC:234,22:232,DDR2:231,13:226,RB1:213,ZC3H18:210,GNAS:204,FAT1:198,POLQ:197,GPS2:197,ATR:193,NF2:192,MAP2K4:191,SMAD4:190,TP63:188,8q:188,ATM:187,KRAS:185,ARID1A:182,KLF5:181,NCOR1:180,NUP93:176,16p:174,BRAF:173,CACNA1E:172,APC:171,ERBB2:170,20:169,COL1A2:169,BRD7:166,CBFB:164,RBM39:163,BAP1:163,GNA13:16…
3	PIK3CA:91,BRAF:56,KRAS:35,CTNNB1:29,PPP2R1A:27,CHD4:26,SF3B1:18,SMARCA4:18,NFE2L2:17,FAT4:16,MTOR:16,NRAS:16,GNAS:14,ERBB2:13,EPAS1:13,POLQ:13,SPOP:13,GNAQ:12,ATR:12,EGFR:12,CUL1:11,GNA11:11,ERBB3:10,FOXA1:10,KIT:10,GRM7:10,KEAP1:10,FGFR3:9,SI:9,MYH2:9,PTPN11:9,CACNA1E:9,IDH1:8,COL1A2:8,AKT1:8,SOS1:8,TRRAP:7,GTF2I:7,HRAS:7,IDH2:7,EEF1A1:7,FGFR2:7,DICER1:6,COL11A1:6,KDR:5,PCBP1:5,SOX17:5,SCN2A:4,E…	GNAS:213,PLCG1:210,H3F3A:205,MYC:204,DDR2:202,RAC1:195,COL1A2:192,CUL1:191,RBM39:189,TRRAP:178,HIST2H2BE:177,GTF2I:171,CRB1:169,MET:162,CACNA1E:160,POLQ:160,PIK3R2:159,EGFR:158,KEAP1:155,TP63:150,BRAF:149,CDK4:143,SOX17:140,ERBB2:140,GNA13:139,SMARCA4:132,ERCC2:131,PIK3CA:131,ATR:123,KAT8:121,GRIN2A:121,EIF1AX:116,SLC27A5:114,SPOP:114,ERBB3:112,AKT1:109,CCND1:105,KRAS:103,PPP2R1A:102,MAP2K2:100,G…	PIK3CA:27,EGFR:25,KRAS:14,NFE2L2:6,TRRAP:5,CHD4:5,ATR:5,COL1A2:5,PPP2R1A:5,ERBB2:4,MET:4,POLQ:4,CUL1:4,PIK3CB:3,DDR2:3,FGFR2:3,RAF1:3,MYH9:3,CACNA1E:3,HEPH:3,MYC:3,SOS1:2,TP63:2,PLCG1:2,ERCC2:2,CRB1:2,GRIN2A:2,COL11A1:2,AKT1:2,LZTR1:2,DICER1:2,RXRA:2,MTOR:2,COL3A1:2,HRAS:2,IDH2:2,KIT:2,SCN2A:2,RRAS2:2,SOX17:2,GNAQ:2,GNA13:1,RHOB:1,RHOA:1,RAC1:1,HIST2H2BE:1,NRAS:1,BRAF:1,KDR:1,H3F3A:1,KRT15:1,FGFR…	TP53:185,APC:61,PTEN:60,ARID1A:58,FBXW7:56,KMT2C:54,KMT2D:50,ATRX:43,FAT1:37,ATM:35,NF1:34,KMT2B:29,PIK3R1:29,NIPBL:29,NSD1:29,USP9X:28,ARHGAP35:28,KMT2A:27,RB1:27,CREBBP:27,BCOR:26,SCAF4:25,STAG2:25,CTCF:24,KDM6A:24,AMER1:24,EP300:23,NOTCH1:23,NCOR1:21,CIC:21,CHD3:20,MGA:20,GATA3:20,BRCA2:20,SETD2:20,ZC3H13:20,ASXL1:19,ARID2:19,BRCA1:19,JAK1:18,ACVR2A:18,MAP3K1:18,KANSL1:17,CHD8:17,CDH1:17,ARID1…	KLF5:214,CDKN2A:195,EP300:192,MAP2K4:184,PTEN:182,CDH1:181,GATA3:181,FTSJD1:177,RB1:177,ZC3H13:177,CHD3:171,NF2:169,EPHA2:168,BMPR1A:166,BRD7:162,NCOR1:161,GPS2:161,SMAD4:160,WAC:157,CCAR1:156,ZC3H18:153,B2M:152,CNOT1:152,XPO4:151,KLF6:150,PSIP1:148,SMAD2:147,CBFB:145,FAT1:142,NUP93:141,IRF2:136,STK11:136,ATM:133,LATS1:132,RPL22:131,CHEK2:129,MLL:129,ELL2:129,KRT222:129,RNF111:128,PIK3R1:127,RPL5…	TP53:85,PTEN:38,RB1:21,SMAD4:14,ATRX:14,APC:10,CDH1:9,PBRM1:9,BAP1:8,FBXW7:8,NF1:7,FAT1:6,NCOR1:6,VHL:6,KMT2A:5,MLL:5,MAP2K4:5,NF2:5,LATS1:4,MAX:4,KMT2C:4,MLL3:4,USP9X:4,ZC3H18:4,CCAR1:3,CHD8:3,ARID1B:3,TRAF3:3,RNF111:3,ARID1A:3,BRCA2:3,B2M:3,KMT2D:3,MLL2:3,STK11:3,EP300:3,AXIN1:3,CNOT1:3,PIK3R1:3,SETD2:3,YLPM1:3,TSC1:2,PSIP1:2,ARHGAP35:2,CREBBP:2,GPS2:2,SCAF4:2,INPPL1:2,CHEK2:2,PTCH1:2,STAG2:2,B…	22:207,13:194,10:149,15:136,18:130,14:125,4:114,9:97,21:71,11:61,17:55,16:45,2:40,6:17,3:15,1:12,19:11,12:10,5:9,8:1	20:180,7:172,8:89,5:56,19:50,13:44,12:43,2:40,21:35,16:30,6:23,15:22,1:21,3:14,10:13,17:11,22:10,9:9,11:7,14:5,4:4,18:1	8p:199,17p:197,16q:177,6q:133,1p:107,9p:100,5q:98,3p:87,10q:74,19p:68,18q:66,4q:66,11p:61,11q:58,9q:43,4p:32,3q:27,2p:26,10p:25,2q:24,6p:21,12p:13,17q:10,18p:9,16p:8,12q:5,19q:4,7p:2,20p:1	1q:183,8q:162,5p:128,20q:100,3q:94,16p:85,6p:66,19q:60,7p:59,10p:56,17q:53,12p:46,2p:40,7q:31,18p:28,9q:23,19p:21,4p:17,20p:17,3p:15,12q:11,2q:11,17p:10,16q:5,11q:5,5q:4,9p:4,6q:2,1p:1,4q:1,18q:1,8p:1,10q:1	TP53:361,PTEN:280,PIK3CA:249,13:238,GNAS:228,RB1:225,KLF5:222,EP300:218,22:217,PLCG1:215,MYC:211,H3F3A:209,CDH1:207,17p:207,CUL1:206,DDR2:206,BRAF:206,CDKN2A:206,COL1A2:205,GATA3:202,MAP2K4:200,8p:200,ZC3H13:198,RAC1:197,EGFR:195,CHD3:192,TRRAP:190,RBM39:189,NCOR1:188,FAT1:185,EPHA2:184,1q:183,FBXW7:182,16q:182,20:180,SMAD4:179,GTF2I:178,FTSJD1:178,NF2:178,HIST2H2BE:178,ARID1A:177,POLQ:177,CRB1:1…
4	PIK3CA:20,BRAF:20,GTF2I:14,CTNNB1:9,HRAS:8,KRAS:8,GRM7:8,CHD4:8,MTOR:7,FGFR3:6,CUL1:6,MYH2:6,KEAP1:6,ATR:5,SMARCA4:5,ERBB3:5,RHOA:5,PPP2R1A:5,POLQ:4,SPOP:4,NRAS:4,EPAS1:4,GNAS:4,U2AF1:3,RHOB:3,SI:3,FOXA1:3,FAT4:3,RAC1:3,CRB1:3,SOS1:3,MAP2K1:3,MYC:3,GNA11:3,ERCC2:2,FGFR2:2,PCBP1:2,EGFR:2,RET:2,ERBB2:2,SOX17:2,DDR2:2,IDH1:2,MYH9:2,NFE2L2:2,KIT:2,CACNA1E:2,COL11A1:2,AKT1:2,SCN2A:1,HEPH:1,RXRA:1,SMAD…	MYC:79,TP63:67,POLQ:63,ATR:57,PIK3CA:49,RAC1:47,EGFR:47,GNAS:46,PLCG1:46,H3F3A:46,RBM39:45,CUL1:42,G6PD:42,CRB1:41,PPP2R1A:41,ERCC2:41,MET:41,CDK4:39,CACNA1E:39,KRT15:39,HIST2H2BE:36,EIF1AX:36,PIK3CB:36,KAT8:36,COL1A2:36,ERBB2:36,DDR2:35,RXRA:35,GNA13:35,BRAF:34,CCND1:34,SLC27A5:33,TRRAP:31,KEAP1:30,SMARCA4:30,AKT1:29,PIK3R2:29,U2AF1:28,IDH2:28,KRAS:27,PCBP1:27,IDH1:27,TDG:26,ERBB3:26,SOX17:26,FG…	PIK3CA:12,KRAS:7,POLQ:6,PLCG1:4,GNAS:3,PPP2R1A:3,RET:2,KEAP1:2,NFE2L2:2,MET:2,MYC:2,TP63:2,ERBB2:2,PTPN11:1,RHOB:1,MYH2:1,ERBB3:1,FOXA1:1,FGFR2:1,ERCC2:1,EPAS1:1,HEPH:1,HRAS:1,RAC1:1,PIK3CB:1,CRB1:1,KDR:1,COL1A2:1,BRAF:1,COL11A1:1,KIT:1,GNA13:1,TRRAP:1,U2AF1:1,FLT4:1,CHD4:1	TP53:77,KMT2C:18,FAT1:14,APC:14,SETD2:13,EP300:13,ARID1A:13,KMT2D:13,KMT2A:12,FBXW7:11,MLL3:10,ATRX:9,CREBBP:9,PTEN:9,ARHGAP35:8,NSD1:8,AMER1:8,NIPBL:8,MGA:8,USP9X:7,KDM6A:7,ATM:7,PIK3R1:7,NOTCH1:6,STAG2:6,BCOR:6,CIC:6,ARID1B:6,KMT2B:6,CTCF:6,CDKN2A:5,ZC3H13:5,CDH1:5,ARID2:5,BAP1:5,BRCA2:5,NF1:5,KANSL1:5,CHD8:5,SOX9:5,HLA-B:5,RB1:4,DDX3X:4,MLL2:4,TSC1:4,YLPM1:4,ACVR1B:4,CASP8:4,KDM5C:4,DNMT3A:4,P…	SMAD4:63,MAP2K4:58,PBRM1:55,NCOR1:54,SETD2:53,EP300:52,VHL:52,ZC3H13:52,TGFBR2:51,SMAD2:51,CHD3:50,PIK3R1:48,ATM:47,PSIP1:45,FAT1:44,CDKN2A:44,NF2:43,FBXW7:42,GPS2:41,MAP3K1:40,XPO4:40,MLL:40,PTCH1:40,BMPR1A:39,LATS1:38,RB1:37,CBWD3:37,TSC1:37,ARID1A:36,ATXN3:36,B2M:36,TCF12:36,ARID1B:36,ELL2:36,RASA1:36,BAP1:35,RNF111:35,SMARCA1:35,PTEN:34,YLPM1:34,FTSJD1:34,IRF2:33,STK11:33,TP53BP1:32,RTF1:32,C…	TP53:24,RB1:9,VHL:7,FBXW7:6,BAP1:6,SMAD4:6,PBRM1:5,APC:5,KMT2C:4,MLL3:4,SETD2:3,KDM6A:2,CDH1:2,FAT1:2,ATM:2,PTEN:2,YLPM1:2,B2M:2,LATS1:2,STK11:2,ARID1A:2,NSD1:2,ZC3H18:2,PIK3R1:2,GATA3:1,SCAF4:1,AXIN1:1,MAP3K1:1,NIPBL:1,DDX3X:1,STAG2:1,EP300:1,CREBBP:1,TCF12:1,AMER1:1,FAM123B:1,HNRNPDL:1,HNRPDL:1,TP53BP1:1,ARID2:1,RNF111:1,NF2:1,NOTCH1:1,MAX:1,TSC1:1,NUP93:1,KMT2B:1,MLL4:1,PSIP1:1,BRD7:1,CNOT1:1,…	22:55,15:38,18:34,14:34,13:32,4:30,9:25,10:21,21:19,11:17,6:17,17:15,2:9,1:7,16:6,3:5,5:3,19:2	20:48,7:30,12:13,8:13,5:12,21:11,14:11,16:10,2:10,13:9,9:8,19:6,6:5,3:4,22:4,17:2,15:2,4:1,11:1,10:1,1:1	8p:65,17p:65,3p:51,5q:36,6q:30,11p:30,18q:28,19p:27,9p:22,1p:20,4q:19,16q:17,4p:13,11q:12,10q:11,9q:10,2q:7,16p:4,10p:4,6p:3,7p:3,18p:2,17q:2,1q:1,2p:1	1q:60,8q:56,5p:44,3q:43,10p:21,17q:21,20q:20,19q:20,18p:20,7p:18,2p:18,12p:13,20p:12,6p:12,16p:8,9q:6,7q:5,2q:4,11q:4,5q:3,12q:1,19p:1,6q:1,10q:1	TP53:121,MYC:84,PIK3CA:81,POLQ:73,SMAD4:70,TP63:69,SETD2:69,EP300:66,8p:65,17p:65,ATR:62,PBRM1:62,1q:61,FAT1:60,MAP2K4:60,VHL:59,22:59,FBXW7:59,ZC3H13:57,PIK3R1:57,ATM:56,NCOR1:56,8q:56,BRAF:55,TGFBR2:54,GNAS:53,SMAD2:53,CHD3:52,RAC1:51,ARID1A:51,3p:51,PLCG1:50,RB1:50,PPP2R1A:49,CDKN2A:49,EGFR:49,CUL1:48,20:48,APC:47,H3F3A:47,PSIP1:47,RBM39:46,BAP1:46,CRB1:45,NF2:45,PTEN:45,GPS2:45,14:45,MAP3K1:4…
