## Additional file 1 for "Novel Driver Strength Index highlights important cancer genes in TCGA PanCanAtlas patients": 2021_8_16_20_32_distribution_stages_genes.tsv

Tumor stage	SNA-based oncogenic events	CNA-based oncogenic events	Mixed oncogenic events	SNA-based tumor suppressor events	CNA-based tumor suppressor events	Mixed tumor suppressor events	Driver chromosome losses	Driver chromosome gains	Driver arm losses	Driver arm gains	Driver events of all classes
1	IDH1:347,PIK3CA:223,BRAF:168,CTNNB1:115,KRAS:112,SMARCA4:77,CHD4:66,MTOR:64,ERBB3:51,POLQ:51,NRAS:49,SF3B1:45,KEAP1:45,KIT:44,PPP2R1A:43,FGFR2:41,ATR:41,GNAS:36,SI:35,SOS1:34,NFE2L2:34,ERBB2:33,EGFR:32,CACNA1E:31,IDH2:29,EEF1A1:26,CUL1:25,MYH2:25,SPOP:24,EPAS1:23,GRM7:22,PTPN11:22,AKT1:20,COL11A1:20,CRB1:19,FGFR3:19,FOXA1:17,HRAS:17,PIK3R2:17,MAPK1:16,COL1A2:16,ERBB4:16,WT1:15,U2AF1:15,FAT4:14,MA…	H3F3A:371,TRRAP:354,MET:347,EGFR:344,GTF2I:327,RAC1:304,CACNA1E:282,CUL1:277,TP63:271,MYC:270,PLCG1:266,KRAS:265,ERBB2:263,POLQ:263,GNAS:262,HIST2H2BE:256,CRB1:245,ATR:243,SOX17:234,PIK3CA:234,RBM39:232,BRAF:226,PIK3R2:222,KEAP1:211,CDK4:208,KAT8:201,GNA13:201,PIK3CB:200,CHD4:196,DDR2:191,MAPK1:185,U2AF1:179,ERBB3:175,KRT15:173,ERCC2:169,SLC27A5:168,EIF1AX:166,FLT4:165,TDG:164,GNA11:162,FOXA1:161…	KRAS:44,PIK3CA:42,EGFR:35,CACNA1E:20,TRRAP:20,MET:13,POLQ:12,NFE2L2:12,CRB1:11,PPP2R1A:11,FGFR2:10,ERBB2:9,ATR:9,COL1A2:9,ERBB3:8,COL11A1:8,CHD4:8,BRAF:7,SCN2A:7,COL3A1:7,FAT4:6,SOS1:5,DDR2:5,GRIN2A:5,KIT:5,CTNNB1:5,MTOR:4,ERBB4:4,GNAS:3,PIK3CB:3,HRAS:3,NRAS:3,H3F3A:3,SF3B1:3,PLCG1:3,SMARCA4:3,ERCC2:3,KRT15:3,KDR:3,WT1:3,LZTR1:3,MYH9:3,SPOP:3,AKT1:2,ESR1:2,EPAS1:2,CUL1:2,IDH1:2,SF1:2,PTPN11:2,FOX…	TP53:451,ATRX:218,PTEN:181,ARID1A:180,KMT2D:161,KMT2C:141,CIC:107,KMT2B:103,FAT1:101,PIK3R1:99,NF1:99,APC:95,NOTCH1:95,NIPBL:87,ATM:80,CREBBP:78,SETD2:78,ARHGAP35:78,NSD1:77,FBXW7:77,BRCA2:76,MGA:75,KMT2A:73,USP9X:71,BCOR:70,CTCF:69,EP300:67,RNF43:67,ARID2:64,CHD8:62,CHD3:62,NCOR1:61,MAP3K1:57,ARID1B:54,PBRM1:53,ZC3H13:52,ACVR2A:52,KANSL1:52,RASA1:52,SCAF4:51,AMER1:51,SMARCA1:51,JAK1:51,SIN3A:51,…	EPHA2:351,KLF5:322,RPL22:320,RB1:312,BAX:300,IRF2:288,MAP2K4:285,FAT1:283,CHD3:282,ZC3H13:281,RPL5:280,THRAP3:275,NCOR1:260,CDKN2A:260,PTEN:256,ARID1B:249,SMAD4:245,ARID1A:243,BRCA2:240,MLL:237,TTK:235,ATXN3:235,LATS1:233,PIK3R1:233,SETD2:232,FTSJD1:229,BAP1:228,ATM:225,XPO4:224,TGFBR2:223,SMAD2:222,MAX:214,EP300:213,GPS2:210,VHL:208,PBRM1:206,NAA15:206,KLF6:205,B2M:205,CBWD3:202,RASA1:202,PTCH1:…	TP53:126,PBRM1:52,VHL:50,PTEN:36,FUBP1:35,CIC:31,BAP1:18,STK11:17,ATRX:16,APC:16,FAT1:15,NF1:15,RB1:14,KMT2C:14,MLL3:14,SETD2:14,AXIN1:13,NCOR1:11,CDH1:11,ARID1A:11,ATM:10,SMAD4:10,BCOR:10,FBXW7:9,LATS1:8,RASA1:8,CBFB:7,ARID1B:7,TSC1:6,KMT2D:6,MLL2:6,KMT2A:6,MLL:6,DYRK1A:6,NOTCH1:6,CHD3:5,MAP2K4:5,CHEK2:5,ARHGAP35:5,MAP3K1:5,B2M:5,BRD7:5,PSIP1:5,EPHA2:4,EP300:4,NSD1:4,MGA:4,ACVR2A:4,PGR:4,CHD8:4,…	13:343,22:251,4:224,21:207,14:205,18:192,9:186,10:180,15:156,11:114,16:77,6:61,5:60,3:57,17:51,19:48,1:24,2:16,8:3	7:365,20:275,12:155,8:155,16:121,17:119,5:113,2:80,21:69,3:51,13:44,19:42,1:39,10:35,22:34,14:23,6:21,11:19,4:8,18:7,15:6,9:5	17p:360,8p:347,1p:319,3p:304,6q:250,5q:241,16q:225,19q:169,4q:153,9p:151,11p:121,10q:106,19p:106,18q:91,4p:84,9q:80,11q:68,10p:43,6p:20,2q:19,16p:19,18p:17,3q:17,20p:12,7p:10,17q:7,5p:4,2p:1	1q:426,8q:257,5p:235,3q:182,17q:129,12p:128,6p:119,7p:107,20q:92,19q:91,2p:88,16p:81,10p:49,20p:49,7q:43,18p:43,11q:31,9q:22,2q:17,12q:14,19p:14,8p:13,17p:8,5q:5,6q:3,16q:2,3p:1,9p:1,10q:1	TP53:704,PIK3CA:499,IDH1:483,PTEN:473,ARID1A:434,1q:426,KRAS:421,EGFR:411,BRAF:401,FAT1:399,EPHA2:393,ATRX:389,13:387,TRRAP:384,H3F3A:382,RPL22:370,MET:369,17p:368,RB1:367,7:365,8p:360,CHD3:349,KLF5:340,GTF2I:337,ZC3H13:336,PIK3R1:336,CACNA1E:333,NCOR1:332,POLQ:326,SETD2:324,BRCA2:320,1p:319,ATM:315,IRF2:314,PBRM1:311,ARID1B:310,RAC1:309,THRAP3:306,MAP2K4:305,ERBB2:305,3p:305,CUL1:304,BAX:304,GNA…
2	PIK3CA:193,KRAS:85,BRAF:73,CTNNB1:63,SMARCA4:48,SI:44,CACNA1E:44,SF3B1:43,POLQ:41,ERBB3:39,GNAS:38,CHD4:38,NFE2L2:35,KEAP1:34,MTOR:31,COL11A1:31,FGFR3:30,SPOP:28,MYH2:26,NRAS:26,CRB1:25,FGFR2:25,GNA11:25,EGFR:24,ATR:24,TRRAP:23,SOS1:22,MAP2K1:22,ERBB2:21,AKT1:21,FOXA1:21,GNAQ:21,HRAS:20,FAT4:20,KIT:19,CUL1:17,PPP2R1A:17,ERBB4:17,GRM7:16,EPAS1:15,PTPN11:15,COL3A1:14,WT1:14,RHOA:13,EEF1A1:13,IDH1:1…	MYC:446,H3F3A:408,TP63:350,HIST2H2BE:330,ATR:318,POLQ:314,DDR2:311,COL1A2:302,CRB1:301,CUL1:286,PIK3CA:276,RAC1:273,MET:273,GNAS:271,RBM39:269,GNA13:262,EGFR:261,CCND1:259,TRRAP:255,ERBB2:253,PLCG1:250,BRAF:243,CACNA1E:242,GTF2I:240,KRT15:238,KRAS:228,CDK4:213,PIK3CB:211,G6PD:209,TDG:201,ERBB3:195,KAT8:177,SOS1:177,FOXA1:175,SOX17:169,GRIN2A:167,CHD4:163,STAT3:161,COL3A1:159,PTPN11:158,PCBP1:158,…	PIK3CA:48,KRAS:36,BRAF:20,TRRAP:17,ERBB3:16,CRB1:15,POLQ:15,EGFR:14,CACNA1E:13,ERBB2:13,ATR:12,NFE2L2:12,COL11A1:11,COL3A1:10,SCN2A:9,DDR2:9,CTNNB1:7,FGFR3:7,CHD4:7,TP63:7,GNAS:7,MYC:7,ERBB4:6,SMARCA4:6,COL1A2:6,MET:5,ERCC2:5,CUL1:5,MYH9:5,KIT:5,PCBP1:4,DICER1:4,GRIN2A:4,SLC27A5:3,PIK3R2:3,HIST2H2BE:3,IDH1:3,KDR:3,AKT1:3,HEPH:3,FAT4:3,EEF1A1:3,PPP2R1A:3,FLT4:2,G6PD:2,IL1RAPL2:2,RET:2,EPAS1:2,U2AF…	TP53:336,KMT2D:141,KMT2C:137,ARID1A:112,FAT1:109,APC:104,ATM:64,PTEN:64,ATRX:63,KMT2B:62,FBXW7:61,MGA:59,NF1:59,BRCA2:58,NSD1:57,NIPBL:54,CREBBP:53,KMT2A:52,GATA3:52,CDKN2A:51,EP300:50,KDM6A:50,NCOR1:48,SETD2:48,MLL3:47,ARID1B:46,CTCF:46,CHD8:45,KANSL1:44,ARID2:43,CDK12:43,USP9X:42,RNF43:41,NOTCH1:40,BRCA1:40,AMER1:39,MAP3K1:39,SCAF4:38,BCOR:38,ARHGAP35:38,CIC:38,STAG2:37,CHD3:35,SIN3A:34,EPHA2:3…	GPS2:342,MAP2K4:338,SMAD4:321,PSIP1:314,EPHA2:309,RB1:308,NF2:298,CHD3:295,ZC3H18:293,NCOR1:286,PIK3R1:278,KLF5:270,MLL:262,CDKN2A:262,SMAD2:259,ZC3H13:258,ATM:254,PTCH1:249,LATS1:244,BRD7:241,RPL5:240,BAP1:239,RPL22:236,TTK:235,CBFB:234,NUP93:232,PTEN:231,ARID1A:221,RASA1:220,FTSJD1:220,TGFBR2:218,MAX:217,PGR:215,ATXN3:213,CNOT1:212,B2M:210,EP300:208,BMPR1A:208,STK11:208,ARID1B:205,MYCL1:205,IRF…	TP53:173,APC:38,RB1:33,SMAD4:28,PTEN:26,CDH1:26,ATM:18,STK11:17,ARID1A:15,FAT1:14,BAP1:14,PBRM1:14,EP300:12,ARID2:12,NCOR1:12,KMT2A:11,MLL:11,NF1:10,FBXW7:10,KMT2C:10,MLL3:10,MGA:10,CREBBP:9,VHL:9,SETD2:8,ARHGAP35:8,TGFBR2:8,MAP2K4:8,USP9X:7,BRD7:7,TSC1:7,KDM6A:7,RASA1:7,BRCA2:7,ATRX:7,NOTCH1:7,PSIP1:6,PGR:6,NF2:6,RNF111:6,KMT2D:6,MLL2:6,CBFB:6,TP53BP1:6,NSD1:6,CMTR2:6,FTSJD1:6,ZC3H13:5,IRF2:5,AR…	22:330,13:306,14:254,15:238,18:227,21:226,4:224,9:172,10:142,11:126,17:87,2:70,3:63,6:59,16:55,1:50,19:27,5:20,8:2	20:305,7:271,8:139,12:110,5:104,13:88,2:63,16:59,19:51,21:44,22:40,17:30,3:28,6:28,14:27,1:23,9:18,18:17,4:13,15:10,11:8,10:1	17p:521,8p:477,16q:340,5q:284,3p:281,6q:277,1p:250,9p:190,18q:178,19p:139,10q:124,4p:121,11q:119,11p:106,4q:91,9q:75,18p:35,2q:33,10p:30,6p:23,3q:18,16p:17,2p:7,7p:6,19q:5,20p:5,17q:3,1q:1,5p:1	1q:465,8q:365,5p:296,3q:215,16p:184,6p:180,20q:159,17q:148,7p:128,19q:124,12p:114,10p:101,2p:83,18p:57,7q:54,20p:49,11q:15,9q:13,12q:10,9p:9,4p:8,2q:8,19p:4,4q:3,3p:3,16q:3,18q:3,8p:3,5q:2,11p:2,10q:2,1p:1	TP53:674,17p:521,PIK3CA:517,8p:480,1q:466,MYC:462,H3F3A:412,13:394,SMAD4:370,22:370,POLQ:370,RB1:367,8q:365,MAP2K4:363,TP63:363,ATR:354,KRAS:349,GPS2:349,ARID1A:348,NCOR1:346,EPHA2:345,16q:343,CRB1:341,ATM:336,BRAF:336,HIST2H2BE:335,APC:335,CHD3:333,PSIP1:332,DDR2:328,FAT1:324,PTEN:321,COL1A2:318,CDKN2A:317,GNAS:316,PIK3R1:316,NF2:312,CUL1:308,20:305,EGFR:299,ZC3H18:299,CACNA1E:299,5p:297,ZC3H13:…
3	PIK3CA:160,BRAF:91,KRAS:63,CTNNB1:62,MTOR:37,CHD4:35,NFE2L2:35,SMARCA4:35,SF3B1:35,SPOP:34,KIT:30,PPP2R1A:30,KEAP1:29,SI:28,MYH2:27,IDH1:26,ATR:26,GNAQ:26,FGFR3:25,ERBB3:25,FOXA1:25,POLQ:24,NRAS:23,FAT4:22,EGFR:22,GNA11:22,ERBB2:21,EPAS1:21,GNAS:20,CUL1:20,CACNA1E:19,GRM7:18,SOS1:17,COL1A2:16,ERBB4:15,TRRAP:15,PTPN11:15,COL11A1:14,KDR:13,EEF1A1:13,HRAS:12,FGFR2:12,GRIN2A:12,ERCC2:11,ESR1:11,PIK3R…	MYC:483,RAC1:473,EGFR:450,CUL1:432,COL1A2:428,PLCG1:426,TRRAP:419,GTF2I:406,MET:405,BRAF:382,GNAS:376,RBM39:369,TP63:353,DDR2:343,H3F3A:334,POLQ:324,CDK4:310,KEAP1:302,CRB1:294,HIST2H2BE:293,PIK3R2:288,CACNA1E:288,ATR:269,GNA13:268,PIK3CA:265,ERCC2:253,SOX17:253,SLC27A5:251,ERBB2:251,SMARCA4:242,MAP2K2:234,KRAS:229,GNA11:226,KRT15:222,PIK3CB:220,CCND1:215,KAT8:212,GRIN2A:208,PPP2R1A:205,ERBB3:205…	EGFR:69,PIK3CA:47,KRAS:31,COL1A2:18,TRRAP:15,NFE2L2:13,MET:13,CACNA1E:12,ATR:10,POLQ:10,PLCG1:9,ERBB2:9,BRAF:8,COL11A1:8,CHD4:6,SCN2A:6,MYH9:6,PIK3CB:5,SOS1:5,TP63:5,HRAS:5,CRB1:5,CUL1:5,MTOR:5,PPP2R1A:5,FGFR3:4,NRAS:4,DDR2:4,GRIN2A:4,AKT1:4,MYC:4,ERCC2:3,IDH2:3,LZTR1:3,WT1:3,HIST2H2BE:3,FGFR2:3,DICER1:3,SMARCA4:3,KRT15:3,COL3A1:3,FLT4:3,CTNNB1:3,RET:3,KIT:3,RAF1:3,FOXA1:3,HEPH:3,PIK3R2:2,RHOB:2,…	TP53:400,KMT2D:122,KMT2C:106,ARID1A:104,APC:103,PTEN:81,FAT1:78,FBXW7:78,ATM:72,ATRX:67,NF1:62,PIK3R1:58,KMT2B:54,NIPBL:52,CREBBP:51,EP300:49,NSD1:49,ARHGAP35:47,KDM6A:47,KMT2A:46,NOTCH1:46,ARID2:45,USP9X:44,BRCA2:44,SCAF4:43,MGA:43,AMER1:42,RB1:41,BCOR:41,STAG2:41,SETD2:41,RNF43:39,NCOR1:38,CHD8:36,CIC:36,CHD3:35,PBRM1:35,CDKN2A:35,ASXL1:34,MLL3:34,MAP3K1:33,ZC3H13:33,ARID1B:33,KANSL1:32,ACVR2A:…	CDKN2A:484,PTEN:469,ZC3H13:445,KLF5:442,GATA3:434,RB1:412,WAC:374,CCAR1:371,FTSJD1:367,EP300:362,PSIP1:356,BMPR1A:356,KLF6:352,MAP2K4:347,CHD3:346,BRD7:333,NF2:331,SMAD2:329,GPS2:329,ZC3H18:324,XPO4:318,CDH1:315,SMAD4:311,PIK3R1:305,B2M:303,CNOT1:299,NCOR1:299,CHEK2:299,EPHA2:294,CBFB:292,BRCA2:291,LATS1:281,RPL22:272,ARID1B:271,MAX:270,ATM:270,MLL:269,FAT1:267,TP53BP1:265,IRF2:265,MAP3K1:263,NUP…	TP53:170,PTEN:90,RB1:47,APC:31,SMAD4:25,PBRM1:25,NF1:24,ATRX:20,BAP1:18,VHL:17,NCOR1:14,SETD2:14,FAT1:13,KMT2A:12,MLL:12,ARID1A:12,CDH1:12,FBXW7:11,BRCA2:10,ATM:9,KMT2C:9,MLL3:9,MAP2K4:9,NF2:9,KMT2D:9,MLL2:9,LATS1:8,EP300:7,RASA1:7,NSD1:7,STK11:7,CREBBP:6,STAG2:6,ARID1B:6,USP9X:6,KDM6A:5,YLPM1:5,BRD7:5,ZC3H18:5,ARID2:5,CNOT1:4,CHD8:4,TSC1:4,PSIP1:4,GPS2:4,CDKN1B:4,BMPR2:4,ARHGAP35:4,JAK1:4,RNF111…	13:367,10:363,22:362,14:270,15:262,18:261,4:246,21:198,9:194,11:118,16:89,17:77,2:73,6:59,3:45,19:37,1:25,5:22,12:16,8:2	7:428,20:390,8:161,19:115,13:98,5:92,12:92,21:90,2:71,16:64,3:39,17:39,1:38,15:36,6:34,22:29,9:27,14:19,11:16,10:13,4:6,18:3	8p:442,17p:415,16q:310,6q:247,9p:222,5q:220,1p:216,3p:205,18q:172,10q:150,19p:134,4q:125,11p:105,11q:98,4p:66,9q:65,6p:53,10p:50,3q:48,2q:37,2p:35,12p:28,16p:24,18p:19,12q:14,17q:10,20p:8,19q:5,5p:3,7p:2	8q:374,1q:314,5p:273,3q:187,20q:177,7p:149,16p:132,6p:118,17q:110,12p:100,19q:94,2p:89,10p:86,7q:76,18p:72,9q:67,19p:54,20p:38,4p:33,3p:32,12q:26,17p:22,2q:17,11q:17,16q:9,9p:9,5q:8,4q:7,1p:2,8p:2,6q:2,11p:1,18q:1,10q:1	TP53:771,PTEN:640,EGFR:541,CDKN2A:520,RB1:500,MYC:494,ZC3H13:481,BRAF:481,RAC1:477,PIK3CA:472,GATA3:466,13:465,COL1A2:462,CUL1:457,KLF5:453,TRRAP:449,8p:444,PLCG1:441,17p:437,7:428,MET:422,EP300:418,GTF2I:415,GNAS:398,22:391,20:390,CHD3:382,WAC:379,CCAR1:376,10:376,PSIP1:374,8q:374,MAP2K4:373,RBM39:372,FTSJD1:370,BMPR1A:369,PIK3R1:367,TP63:365,KLF6:363,ARID1A:361,FAT1:358,POLQ:358,DDR2:354,CDH1:3…
4	PIK3CA:44,BRAF:35,GTF2I:26,KRAS:24,HRAS:22,KEAP1:18,GRM7:17,SI:17,CTNNB1:16,FGFR3:16,SMARCA4:16,CHD4:16,ERBB3:14,GNAS:13,ATR:12,FAT4:12,NFE2L2:12,MTOR:11,CRB1:11,ERBB2:11,RHOA:11,MYH2:11,SF3B1:10,TRRAP:10,SOS1:10,EPAS1:10,NRAS:10,COL11A1:10,POLQ:8,CUL1:8,FGFR2:8,RHOB:8,EGFR:8,MYH9:8,ERCC2:7,IL1RAPL2:7,PCBP1:7,KIT:7,CACNA1E:7,U2AF1:6,AKT1:6,EEF1A1:6,RAC1:6,DDR2:6,PPP2R1A:6,RXRA:5,RET:5,GRIN2A:5,SP…	MYC:253,TP63:242,POLQ:211,ATR:182,EGFR:179,PIK3CA:172,MET:147,RAC1:138,CCND1:129,KRT15:128,G6PD:126,COL1A2:124,RXRA:116,GNA13:111,PIK3CB:110,ERBB2:107,H3F3A:106,RBM39:105,BRAF:104,CUL1:103,PLCG1:103,CDK4:101,HIST2H2BE:101,TRRAP:100,KRAS:99,GNAS:95,PPP2R1A:95,DDR2:93,PCBP1:91,CRB1:87,NFE2L2:85,CACNA1E:84,GTF2I:83,SLC27A5:82,ERCC2:81,DICER1:80,PPP6C:79,KAT8:78,TDG:76,KEAP1:76,U2AF1:76,AKT1:75,RAF1:…	PIK3CA:36,KRAS:17,POLQ:13,TP63:9,PLCG1:8,ERBB2:8,NFE2L2:8,COL11A1:7,MET:5,EGFR:5,GNAS:5,COL1A2:5,FOXA1:4,TRRAP:4,CACNA1E:4,MYC:4,RET:3,KEAP1:3,MYH9:3,SCN2A:3,BRAF:3,CRB1:3,PPP2R1A:3,ERBB3:2,FGFR3:2,ATR:2,GNA13:2,ERCC2:2,U2AF1:2,HIST2H2BE:2,RAC1:2,FGFR2:2,RBM39:2,CUL1:2,EPAS1:2,COL3A1:2,GRIN2A:2,PIK3CB:2,HRAS:2,PTPN11:1,RHOB:1,MYH2:1,SLC27A5:1,GTF2I:1,SMARCA4:1,KRT15:1,IDH2:1,SOX17:1,CTNNB1:1,MAP2…	TP53:207,KMT2D:56,KMT2C:43,APC:40,FAT1:39,ARID1A:38,CDKN2A:29,KDM6A:29,CREBBP:25,SETD2:25,EP300:25,NSD1:23,NOTCH1:23,FBXW7:23,MGA:22,ATM:22,KMT2A:21,MLL3:21,STAG2:20,BRCA2:20,USP9X:19,ARID2:19,ATRX:16,PTEN:16,ARID1B:15,KMT2B:15,MLL2:15,ZC3H13:14,ARHGAP35:14,ZNF750:14,NCOR1:14,PTCH1:13,BCOR:13,RB1:12,AMER1:12,KANSL1:12,EPHA2:12,CHD8:12,ATF7IP:11,ASXL1:11,CHD3:11,CTCF:11,NIPBL:11,HLA-B:11,CUL3:10,M…	SMAD4:195,PSIP1:176,PIK3R1:176,ATM:153,CDKN2A:151,PBRM1:150,VHL:149,PGR:145,MAP2K4:144,TGFBR2:140,MLL:138,SETD2:137,ZC3H13:136,MAP3K1:133,SMAD2:133,NCOR1:123,CHD3:120,BMPR1A:117,LATS1:113,RASA1:108,EP300:107,FBXW7:105,BAP1:104,ARID1B:101,CUL3:101,NF2:98,XPO4:98,PTEN:98,DYRK1A:95,ATXN3:94,PTCH1:94,RB1:93,TCF12:93,GPS2:93,BCOR:91,ELL2:91,SMARCA1:90,APC:89,B2M:88,RPL5:86,FTSJD1:86,TSC1:86,TP53BP1:86…	TP53:68,RB1:20,NSD1:17,VHL:16,APC:14,PBRM1:13,KDM6A:12,SETD2:12,SMAD4:11,KMT2C:10,MLL3:10,ATM:9,PTEN:9,FAT1:8,BAP1:8,FBXW7:8,NF2:7,STK11:6,ARID1A:6,PSIP1:6,NOTCH1:5,GPS2:4,CREBBP:4,RASA1:4,STAG2:4,EP300:4,B2M:4,KMT2A:4,MLL:4,NF1:3,TP53BP1:3,KMT2D:3,MLL2:3,NCOR1:3,ARID1B:3,TSC1:3,MAP3K1:3,PTCH1:3,CDH1:3,LATS1:3,PGR:3,PIK3R1:3,MGA:3,ARID2:2,AXIN1:2,BRCA2:2,BMPR1A:2,DHX15:2,HLA-A:2,RNF111:2,CNOT1:2,…	22:120,13:98,15:98,21:96,18:94,4:94,14:89,9:70,10:52,11:49,6:42,17:30,2:21,16:18,1:16,3:15,19:7,5:5	20:139,7:92,8:48,12:47,14:42,13:37,21:35,22:33,16:31,5:28,19:26,9:25,3:24,2:23,17:18,6:7,1:5,4:4,15:4,18:4,11:2,10:1	8p:207,3p:193,17p:171,5q:160,18q:115,9p:102,6q:92,19p:76,4p:76,11p:71,1p:68,11q:63,10q:60,16q:44,4q:42,10p:23,2q:22,9q:20,16p:8,6p:6,18p:4,7p:3,17q:2,1q:1,2p:1,20p:1	8q:183,3q:155,5p:149,1q:143,18p:74,7p:72,20q:62,12p:62,2p:61,17q:57,10p:49,19q:38,9q:33,6p:32,20p:29,16p:25,7q:18,12q:8,2q:7,5q:5,3p:5,11q:4,4p:1,19p:1,9p:1,11p:1,16q:1,8p:1,6q:1,10q:1	TP53:324,MYC:261,PIK3CA:252,TP63:252,POLQ:232,SMAD4:209,8p:208,3p:198,ATR:196,EGFR:192,PSIP1:188,PIK3R1:188,ATM:184,8q:183,CDKN2A:180,SETD2:174,PBRM1:171,17p:171,VHL:166,5q:165,3q:155,22:153,PGR:152,MET:152,ZC3H13:151,5p:149,TGFBR2:148,MLL:148,RAC1:146,MAP2K4:146,1q:144,SMAD2:144,MAP3K1:143,APC:143,BRAF:142,KRAS:140,NCOR1:140,20:139,EP300:136,FBXW7:136,13:135,COL1A2:133,CHD3:132,21:131,14:131,KRT…
