## Additional file 1 for "Novel Driver Strength Index highlights important cancer genes in TCGA PanCanAtlas patients": 2021_8_16_20_32_distribution_stages_males_genes.tsv

Tumor stage	SNA-based oncogenic events	CNA-based oncogenic events	Mixed oncogenic events	SNA-based tumor suppressor events	CNA-based tumor suppressor events	Mixed tumor suppressor events	Driver chromosome losses	Driver chromosome gains	Driver arm losses	Driver arm gains	Driver events of all classes
1	IDH1:194,CTNNB1:48,BRAF:46,PIK3CA:39,KRAS:33,SMARCA4:30,KEAP1:25,POLQ:20,SI:19,MYH2:16,CHD4:15,KIT:15,SF3B1:15,MTOR:15,NRAS:14,NFE2L2:14,CACNA1E:13,EEF1A1:13,GNAS:12,ATR:12,COL11A1:11,EGFR:10,ERBB3:10,CRB1:10,IDH2:10,ERBB4:9,GRM7:8,FAT4:8,SOS1:7,COL1A2:7,FGFR2:6,MAPK1:6,PPP2R1A:6,EPAS1:6,MET:6,MYH9:6,SOX17:5,GRIN2A:5,PLCG1:5,TRRAP:5,EIF1AX:5,ERBB2:4,FGFR3:4,COL3A1:4,WT1:4,PIK3CB:4,DICER1:4,KRT15:…	MET:226,TRRAP:218,EGFR:199,GTF2I:188,KRAS:180,RAC1:178,CUL1:161,MYC:135,ERBB2:133,PLCG1:126,CHD4:125,BRAF:123,PIK3R2:122,CACNA1E:121,CDK4:119,H3F3A:117,SOX17:116,MAPK1:113,GNA13:112,PIK3CA:108,ATR:106,GNAS:105,KAT8:105,KEAP1:105,CRB1:103,POLQ:103,TP63:103,PTPN11:100,RBM39:99,U2AF1:98,PIK3CB:97,FLT4:94,ERBB3:94,COL1A2:87,GNA11:86,TDG:83,KRT15:81,ERCC2:77,HIST2H2BE:77,G6PD:76,SMARCA4:76,IDH1:74,SLC…	EGFR:18,KRAS:14,PIK3CA:10,CACNA1E:8,NFE2L2:8,TRRAP:7,MET:6,CTNNB1:5,SCN2A:5,COL1A2:5,DDR2:4,KIT:4,ATR:4,BRAF:3,KRT15:3,POLQ:3,FGFR2:2,NRAS:2,GRIN2A:2,PLCG1:2,SMARCA4:2,FAT4:2,ERCC2:2,HRAS:2,COL11A1:2,FOXA1:2,COL3A1:2,MYH9:2,SLC27A5:1,FLT4:1,TDG:1,SF3B1:1,ERBB2:1,EIF1AX:1,IDH1:1,EPAS1:1,PTPN11:1,CRB1:1,ERBB3:1,ESR1:1,KDR:1,WTAP:1,KEAP1:1,ERBB4:1,DICER1:1,ACVR1:1,FGFR3:1,TP63:1,PIK3CB:1,G6PD:1,GNA1…	TP53:204,ATRX:91,KMT2D:42,CIC:40,ARID1A:40,NF1:39,KMT2C:37,NOTCH1:32,APC:31,NIPBL:31,KMT2B:27,FAT1:26,ARID2:24,SETD2:24,CREBBP:23,CDKN2A:23,KMT2A:19,BRCA2:18,NSD1:18,PTEN:18,MGA:17,ATM:17,ARID1B:17,KDM5C:16,PIK3R1:16,RNF43:15,ACVR2A:15,MLL3:15,CHD8:14,USP9X:14,ARHGAP35:13,NCOR1:13,EP300:13,ATF7IP:13,CDK12:12,DNMT3A:12,CUL3:12,AMER1:11,FBXW7:11,PBRM1:11,PGR:11,KANSL1:10,KDM6A:10,CDH1:10,SIN3A:10,T…	KLF5:183,EPHA2:182,RPL22:171,CHD3:164,RB1:164,BAX:164,IRF2:156,THRAP3:155,RPL5:153,CDKN2A:149,ARID1A:141,FAT1:140,ARID1B:130,PIK3R1:130,PTEN:129,SMAD4:127,ZC3H13:125,BRCA2:123,PGR:123,SMAD2:121,ATXN3:119,MAP2K4:119,KLF6:119,TTK:117,NAA15:117,MAX:114,NCOR1:113,FUBP1:112,LATS1:112,KDM6A:112,PSIP1:111,GATA3:111,TGFBR2:106,MLL4:105,TRAF3:104,CBWD3:104,BAP1:104,DYRK1A:104,SETD2:102,XPO4:101,BCOR:98,RA…	TP53:73,VHL:32,PBRM1:31,FUBP1:23,PTEN:16,CIC:15,APC:10,FAT1:9,NF1:9,AXIN1:9,BAP1:8,STK11:7,SETD2:6,ATRX:6,ARID1A:6,KMT2C:5,MLL3:5,TSC1:4,SMAD4:4,DYRK1A:4,NOTCH1:4,NCOR1:4,RASA1:4,PGR:3,YLPM1:3,CHD8:3,NF2:3,ARID2:3,BRCA2:3,BRD7:3,PSIP1:3,LATS1:3,ATM:3,ARHGAP35:3,RB1:3,CTNND1:3,AJUBA:2,ACVR2A:2,CCAR1:2,BCOR:2,MGA:2,MAP2K4:2,JAK1:2,KMT2A:2,MLL:2,CHD3:2,TCF12:2,KMT2D:2,MLL2:2,B2M:2,IRF2:2,PIK3R1:2,CR…	13:182,18:139,4:123,21:122,14:112,9:109,10:104,22:89,11:79,15:62,5:58,6:44,16:42,3:38,19:30,1:15,17:14,2:7,8:1	7:241,20:148,12:104,17:94,16:90,8:82,21:62,5:57,2:40,13:30,3:29,22:28,19:22,14:22,11:11,1:11,6:7,4:5,15:4,18:3,9:2	1p:189,17p:162,8p:161,3p:152,6q:109,5q:109,19q:99,9p:86,4q:83,16q:73,10q:59,11p:52,19p:44,18q:43,9q:34,4p:34,11q:33,10p:29,6p:16,16p:15,3q:14,20p:12,18p:6,5p:4	1q:174,8q:133,5p:110,12p:95,17q:70,3q:67,7p:60,6p:52,2p:40,19q:33,20q:33,20p:23,7q:20,18p:18,16p:18,10p:14,11q:13,8p:12,2q:9,12q:9,19p:9,9q:5,5q:4,17p:4,9p:1	TP53:345,IDH1:269,7:241,MET:238,TRRAP:230,KRAS:227,EGFR:227,13:212,EPHA2:191,KLF5:191,GTF2I:191,1p:189,ARID1A:187,21:184,RPL22:180,RAC1:179,FAT1:175,ATRX:175,1q:174,8p:173,CDKN2A:172,BRAF:172,CHD3:170,RB1:169,17p:166,BAX:165,CUL1:164,PTEN:163,THRAP3:161,IRF2:161,RPL5:157,PIK3CA:157,3p:152,20:148,ARID1B:148,PIK3R1:148,BRCA2:144,18:142,CACNA1E:142,CHD4:140,FUBP1:139,ERBB2:138,SMAD4:137,PGR:137,MYC:…
2	PIK3CA:51,KRAS:42,CTNNB1:38,SI:29,BRAF:29,POLQ:24,SMARCA4:24,SPOP:23,MYH2:22,KEAP1:22,FGFR3:21,CACNA1E:21,GNAS:20,COL11A1:20,SF3B1:18,CRB1:17,ERBB3:17,MTOR:17,NFE2L2:17,ATR:16,TRRAP:14,SOS1:13,CHD4:13,FAT4:13,NRAS:13,ERBB4:13,MAP2K1:12,FGFR2:12,GNA11:11,GNAQ:11,EGFR:10,WT1:10,ERBB2:9,GRM7:9,HRAS:9,PTPN11:9,FOXA1:9,RXRA:8,COL3A1:8,CUL1:8,RHOA:7,FLT4:7,GRIN2A:7,KIT:7,COL1A2:7,PPP2R1A:6,SOX17:6,EEF1…	MYC:220,MET:167,TP63:166,EGFR:155,CUL1:150,RAC1:144,POLQ:142,ATR:140,COL1A2:140,PIK3CA:138,TRRAP:133,KRT15:125,BRAF:118,PLCG1:118,H3F3A:118,G6PD:117,RBM39:109,CDK4:107,GTF2I:107,GNA13:103,TDG:102,CCND1:101,ERBB2:100,CACNA1E:99,HIST2H2BE:97,KRAS:97,GNAS:91,PIK3CB:90,DDR2:88,SOS1:86,IDH1:84,ERBB3:82,CRB1:80,PTPN11:79,MAPK1:75,PCBP1:74,MYH9:74,ERCC2:73,COL3A1:72,STAT3:71,KEAP1:70,CHD4:69,FOXA1:68,NF…	KRAS:25,BRAF:16,TRRAP:11,CRB1:10,NFE2L2:9,COL11A1:9,ERBB2:8,FGFR3:7,PIK3CA:7,POLQ:7,EGFR:7,CACNA1E:7,ERBB3:6,ATR:5,DDR2:5,SMARCA4:5,CTNNB1:5,TP63:5,MET:4,DICER1:4,MYC:4,SCN2A:4,COL3A1:4,CUL1:3,CHD4:3,MYH9:3,PIK3R2:2,EPAS1:2,PCBP1:2,COL1A2:2,MTOR:2,RHOA:2,PIK3CB:2,KIT:2,MAPK1:2,RAC1:2,GRIN2A:2,FLT4:1,SLC27A5:1,HIST2H2BE:1,U2AF1:1,IDH1:1,G6PD:1,SOX17:1,AKT1:1,FAT4:1,TDG:1,HRAS:1,PPP2R1A:1,PLCG1:1,S…	TP53:177,KMT2D:75,KMT2C:63,ARID1A:54,FAT1:51,APC:50,CDKN2A:35,KDM6A:30,NSD1:30,MGA:29,NF1:28,ATM:27,KMT2A:26,KMT2B:26,MLL3:25,FBXW7:23,CREBBP:23,ARID2:23,BRCA2:22,EP300:21,NCOR1:20,ARHGAP35:19,SIN3A:19,ATRX:19,CTNND1:19,SETD2:19,PTCH1:19,CDK12:18,NIPBL:18,BRCA1:18,CHD3:17,ARID1B:16,ZC3H13:16,STAG2:16,KANSL1:16,SCAF4:16,MLL2:15,PTEN:15,ATF7IP:14,AXIN2:14,DNMT3A:14,RNF43:14,CHD8:14,EPHA2:13,CDH1:13…	PSIP1:173,MAP2K4:166,PIK3R1:160,SMAD4:155,CDKN2A:154,CHD3:153,GPS2:151,SMAD2:140,NCOR1:139,RB1:127,PTEN:127,PGR:125,LATS1:123,MLL:121,TTK:121,ZC3H13:119,BMPR1A:119,ATM:112,NF2:112,ATXN3:110,KDM6A:110,PTCH1:110,FTSJD1:110,VHL:109,JAK1:109,ARID1B:108,MAX:107,RPL22:107,RPL5:105,DYRK1A:105,ARID1A:104,RASA1:104,MAP3K1:100,BAP1:98,TGFBR2:96,EPHA2:94,KLF5:94,TP53BP1:94,TSC1:94,APC:94,TCF12:92,IRF2:92,NO…	TP53:98,APC:20,RB1:18,PTEN:17,SMAD4:16,PBRM1:11,ATM:10,STK11:9,ARID1A:8,EP300:7,ARID2:7,NCOR1:7,CREBBP:7,BAP1:7,PSIP1:6,KDM6A:6,RASA1:6,FAT1:6,KMT2A:6,MLL:6,ARHGAP35:6,TGFBR2:6,NF1:5,TSC1:5,NOTCH1:5,FBXW7:4,PGR:4,ZC3H13:4,IRF2:4,RTF1:4,SETD2:4,ATRX:4,LATS1:4,CMTR2:4,FTSJD1:4,BRD7:3,SIN3A:3,STAG2:3,B2M:3,KMT2C:3,MLL3:3,BRCA2:3,ACVR2A:3,CHEK2:3,RNF111:3,TP53BP1:3,VHL:3,AXIN1:3,ARID1B:3,MGA:3,USP9X:…	21:143,13:122,14:111,22:110,18:106,15:97,9:93,4:93,10:74,11:60,16:36,3:32,6:31,17:29,1:26,2:23,19:16,5:15	7:146,20:136,8:57,12:47,13:46,5:36,16:35,22:28,21:27,2:27,19:25,17:19,14:17,3:12,6:12,9:8,1:7,15:7,18:6,4:4,11:2	17p:243,8p:218,3p:144,5q:138,6q:123,1p:121,16q:105,18q:103,9p:99,4p:64,10q:61,19p:58,11p:53,4q:49,11q:45,9q:30,10p:20,6p:19,3q:11,2q:8,16p:8,18p:6,20p:5,19q:3,2p:2,1q:1,5p:1	8q:177,1q:163,5p:151,3q:96,20q:73,17q:69,6p:69,7p:66,12p:55,19q:50,18p:47,2p:44,20p:29,10p:28,7q:28,16p:19,11q:9,2q:5,9p:5,9q:5,4p:4,12q:4,16q:3,18q:3,8p:3,5q:2,4q:2,3p:2,19p:2,11p:1	TP53:350,17p:243,MYC:228,8p:221,PIK3CA:196,CDKN2A:191,PSIP1:184,SMAD4:180,8q:177,TP63:175,POLQ:173,EGFR:172,MAP2K4:172,MET:172,CHD3:171,PIK3R1:171,21:170,13:168,NCOR1:166,ARID1A:166,APC:164,KRAS:164,1q:164,BRAF:163,ATR:161,CUL1:161,PTEN:159,TRRAP:158,RB1:154,5p:152,RAC1:152,GPS2:152,ATM:149,COL1A2:149,SMAD2:148,7:146,3p:146,KDM6A:146,5q:140,PGR:140,ZC3H13:139,22:138,20:136,MLL:133,LATS1:132,PTCH1…
3	PIK3CA:69,BRAF:35,CTNNB1:33,KRAS:28,SPOP:21,MTOR:21,KIT:20,SI:19,KEAP1:19,MYH2:18,NFE2L2:18,IDH1:18,SMARCA4:17,SF3B1:17,FGFR3:16,ERBB3:15,FOXA1:15,ATR:14,GNAQ:14,ERBB4:11,POLQ:11,GNA11:11,ERCC2:10,EGFR:10,CACNA1E:10,CHD4:9,CUL1:9,SOS1:9,GRIN2A:9,KDR:8,TRRAP:8,ERBB2:8,COL11A1:8,COL1A2:8,GRM7:8,CRB1:8,EPAS1:8,ESR1:7,NRAS:7,PIK3R2:7,PTPN11:6,DDR2:6,FAT4:6,RHOA:6,GNAS:6,EEF1A1:6,FGFR2:5,PCBP1:5,U2AF1…	EGFR:292,MYC:279,RAC1:278,MET:243,CUL1:241,TRRAP:241,COL1A2:236,GTF2I:235,BRAF:233,PLCG1:216,TP63:203,RBM39:180,CDK4:167,POLQ:164,GNAS:163,KEAP1:147,ATR:146,DDR2:141,SLC27A5:137,MAP2K2:134,PIK3CA:134,KRT15:132,GNA11:130,PIK3R2:129,GNA13:129,H3F3A:129,CACNA1E:128,KRAS:126,CRB1:125,PIK3CB:123,ERCC2:122,RXRA:121,HIST2H2BE:116,TDG:115,RAF1:115,SOX17:113,ERBB2:111,CCND1:110,SMARCA4:110,PPP2R1A:103,U2A…	EGFR:44,PIK3CA:20,KRAS:17,COL1A2:13,TRRAP:10,MET:9,CACNA1E:9,BRAF:7,NFE2L2:7,PLCG1:7,COL11A1:6,POLQ:6,ERBB2:5,ATR:5,SCN2A:4,FGFR3:3,HRAS:3,TP63:3,WT1:3,NRAS:3,CRB1:3,MYH9:3,MTOR:3,FLT4:3,SOS1:3,FOXA1:3,PIK3R2:2,ERBB3:2,PIK3CB:2,SMARCA4:2,KRT15:2,HIST2H2BE:2,CTNNB1:2,RET:2,KEAP1:2,GRIN2A:2,TDG:2,AKT1:2,ERCC2:1,PCBP1:1,PPP6C:1,SF1:1,IDH2:1,LZTR1:1,RHOB:1,MAP2K2:1,MYC:1,DDR2:1,STAT3:1,SMAD3:1,U2AF1:…	TP53:215,KMT2D:72,KMT2C:52,ARID1A:46,APC:42,FAT1:41,ATM:37,PIK3R1:29,NF1:28,ARID2:26,EP300:26,KMT2B:25,BRCA2:24,ATRX:24,CREBBP:24,CDKN2A:24,MGA:23,KDM6A:23,NIPBL:23,NOTCH1:23,RNF43:23,FBXW7:22,PTEN:21,SETD2:21,NSD1:20,PBRM1:20,MLL3:20,ARHGAP35:19,KMT2A:19,CHD8:19,SCAF4:18,AMER1:18,NCOR1:17,STAG2:16,CDK12:16,USP9X:16,ARID1B:16,MAP3K1:15,ASXL1:15,MLL2:15,CHD3:15,KANSL1:15,CIC:15,BCOR:15,CUL3:15,PTC…	CDKN2A:289,PTEN:287,ZC3H13:268,GATA3:253,RB1:235,KLF5:228,WAC:217,CCAR1:215,PSIP1:208,KLF6:202,FTSJD1:190,BMPR1A:190,SMAD2:182,PIK3R1:178,CHD3:175,BRD7:171,ZC3H18:171,CHEK2:170,EP300:170,BRCA2:170,GPS2:168,XPO4:167,MAP2K4:163,MAP3K1:163,NF2:162,MAX:157,TP53BP1:154,ATXN3:152,SMAD4:151,B2M:151,RTF1:149,LATS1:149,ARID1B:148,CNOT1:147,CBFB:147,PGR:146,AJUBA:144,TTK:143,RPL22:141,CHD8:141,MLL:140,DYRK…	TP53:85,PTEN:52,RB1:26,APC:21,NF1:17,PBRM1:16,SMAD4:11,SETD2:11,VHL:11,BAP1:10,ARID1A:9,ATM:8,NCOR1:8,KMT2A:7,MLL:7,FAT1:7,BRCA2:7,RASA1:6,NSD1:6,KMT2D:6,MLL2:6,ATRX:6,KMT2C:5,MLL3:5,CREBBP:4,LATS1:4,STAG2:4,EP300:4,TP53BP1:4,NF2:4,ARID2:4,MAP2K4:4,STK11:4,KDM6A:3,CDKN1B:3,BMPR2:3,FBXW7:3,JAK1:3,ARID1B:3,TGFBR2:3,CIC:3,TCF12:3,BRD7:3,CDH1:3,TSC1:2,GPS2:2,PSIP1:2,ARHGAP35:2,THRAP3:2,RBM10:2,YLPM1:…	10:214,13:173,22:155,14:145,4:132,18:131,21:127,15:126,9:97,11:57,16:44,6:42,2:33,3:30,19:26,17:22,1:13,5:13,12:6,8:1	7:256,20:210,8:72,19:65,21:55,13:54,12:49,5:36,16:34,2:31,17:28,3:25,22:19,9:18,1:17,14:14,15:14,6:11,11:9,4:2,18:2	8p:243,17p:218,16q:133,5q:122,9p:122,3p:118,6q:114,1p:109,18q:106,10q:76,19p:66,4q:59,11p:44,11q:40,4p:34,6p:32,10p:25,9q:22,3q:21,16p:16,12p:15,2q:13,18p:10,2p:9,12q:9,20p:7,5p:3,19q:1	8q:212,5p:145,1q:131,3q:93,7p:90,20q:77,17q:57,12p:54,6p:52,2p:49,16p:47,7q:45,9q:44,18p:44,19q:34,19p:33,10p:30,20p:21,3p:17,4p:16,12q:15,11q:12,17p:12,2q:6,4q:6,9p:5,5q:4,16q:4,1p:1,11p:1,8p:1	TP53:410,PTEN:360,EGFR:346,CDKN2A:314,ZC3H13:283,MYC:283,RAC1:280,RB1:275,BRAF:275,GATA3:264,TRRAP:259,COL1A2:257,7:256,MET:255,CUL1:251,8p:244,GTF2I:237,KLF5:231,17p:230,13:227,PLCG1:226,PIK3CA:223,WAC:221,CCAR1:215,10:214,PSIP1:213,8q:212,20:210,TP63:209,PIK3R1:208,KLF6:208,BRCA2:201,EP300:200,BMPR1A:197,FTSJD1:192,CHD3:190,SMAD2:185,ARID1A:184,RBM39:183,APC:183,21:182,ATM:182,POLQ:181,MAP3K1:1…
4	PIK3CA:24,KRAS:16,BRAF:15,SI:14,HRAS:14,GTF2I:12,KEAP1:12,SMARCA4:11,FGFR3:10,NFE2L2:10,SF3B1:9,GRM7:9,FAT4:9,TRRAP:9,ERBB2:9,GNAS:9,ERBB3:9,CRB1:8,CHD4:8,COL11A1:8,CTNNB1:7,ATR:7,SOS1:7,IL1RAPL2:6,FGFR2:6,EPAS1:6,MYH9:6,EEF1A1:6,RHOA:6,EGFR:6,NRAS:6,ERCC2:5,RHOB:5,PCBP1:5,MYH2:5,KIT:5,CACNA1E:5,SF1:4,RXRA:4,AKT1:4,COL1A2:4,MTOR:4,GRIN2A:4,DDR2:4,POLQ:4,TNNI3K:3,H3F3A:3,RAC1:3,PTPN11:3,SCN2A:3,PI…	TP63:175,MYC:174,POLQ:148,EGFR:132,ATR:125,PIK3CA:123,MET:106,CCND1:95,RAC1:91,KRT15:89,COL1A2:88,G6PD:84,RXRA:81,GNA13:76,PIK3CB:74,KRAS:72,ERBB2:71,BRAF:70,TRRAP:69,HIST2H2BE:65,NFE2L2:65,PCBP1:64,CDK4:62,CUL1:61,RBM39:60,H3F3A:60,DDR2:58,GTF2I:58,DICER1:58,PLCG1:57,RAF1:57,MYH9:57,PPP6C:55,PPP2R1A:54,MAPK1:53,COL3A1:52,TDG:50,EPAS1:50,GNAS:49,SLC27A5:49,ACVR1:49,U2AF1:48,SMAD3:48,STAT3:47,KEAP…	PIK3CA:24,KRAS:10,POLQ:7,TP63:7,ERBB2:6,NFE2L2:6,COL11A1:6,EGFR:5,PLCG1:4,CACNA1E:4,COL1A2:4,MET:3,FOXA1:3,MYH9:3,TRRAP:3,SCN2A:3,FGFR3:2,ATR:2,HIST2H2BE:2,GNAS:2,RBM39:2,CUL1:2,COL3A1:2,MYC:2,GRIN2A:2,BRAF:2,CRB1:2,SLC27A5:1,GNA13:1,ERCC2:1,U2AF1:1,RAC1:1,GTF2I:1,FGFR2:1,SMARCA4:1,ERBB3:1,KRT15:1,IDH2:1,SOX17:1,CTNNB1:1,RET:1,MAP2K2:1,ACVR1:1,EPAS1:1,PIK3CB:1,G6PD:1,DICER1:1,IDH1:1,HRAS:1,KEAP1:…	TP53:130,KMT2D:43,APC:26,ARID1A:25,KMT2C:25,FAT1:25,CDKN2A:24,KDM6A:22,NOTCH1:17,CREBBP:16,NSD1:15,ATM:15,BRCA2:15,ARID2:14,MGA:14,STAG2:14,SETD2:12,USP9X:12,EP300:12,FBXW7:12,NCOR1:12,ZNF750:11,MLL3:11,MLL2:11,ATF7IP:10,PTCH1:10,KMT2A:9,ARID1B:9,KMT2B:9,ZC3H13:9,CHD3:9,EPHA2:9,MSH2:8,ASXL1:8,ELF3:8,CDKN1A:8,RB1:8,CDK12:8,RASA1:8,CUL3:7,PTEN:7,ZFP36L2:7,KANSL1:7,SMAD2:7,AJUBA:7,CHD8:7,BCOR:7,ATRX…	SMAD4:132,PSIP1:131,PIK3R1:128,PGR:116,CDKN2A:107,ATM:106,MLL:98,VHL:97,PBRM1:95,MAP3K1:93,TGFBR2:89,MAP2K4:86,SETD2:84,ZC3H13:84,SMAD2:82,BMPR1A:78,LATS1:75,CUL3:75,RASA1:72,CHD3:70,BAP1:69,NCOR1:69,DYRK1A:69,INPPL1:66,ARID1B:65,PTEN:64,FBXW7:63,BCOR:62,PTMA:61,APC:61,KDM6A:59,XPO4:58,RPL22:58,ATXN3:58,RPL5:58,CHD8:57,TCF12:57,RB1:56,EP300:55,NF2:55,ELL2:55,NSD1:55,SMARCA1:55,PTCH1:54,TP53BP1:54…	TP53:44,NSD1:15,RB1:11,KDM6A:10,APC:9,SETD2:9,VHL:9,PBRM1:8,ATM:7,PTEN:7,KMT2C:6,MLL3:6,FAT1:6,NF2:6,PSIP1:5,SMAD4:5,STK11:4,ARID1A:4,NOTCH1:4,RASA1:4,KMT2A:4,MLL:4,NF1:3,KMT2D:3,MLL2:3,NCOR1:3,GPS2:3,ARID1B:3,CREBBP:3,PTCH1:3,STAG2:3,EP300:3,PGR:3,TP53BP1:2,BAP1:2,TSC1:2,BRCA2:2,MAP3K1:2,DHX15:2,HLA-A:2,SMAD2:2,FBXW7:2,B2M:2,AJUBA:2,CUL3:2,MGA:2,CDKN1A:1,CIC:1,ARID2:1,TBX3:1,EPHA2:1,AXIN1:1,FUBP…	21:77,13:66,22:65,4:64,18:60,15:60,14:55,9:45,11:32,10:31,6:25,17:15,2:12,16:12,3:10,1:9,19:5,5:2	20:91,7:62,8:35,12:34,14:31,22:29,13:28,21:24,16:21,19:20,3:20,9:17,5:16,17:16,2:13,1:4,18:4,4:3,15:2,6:2,11:1	3p:142,8p:142,5q:124,17p:106,18q:87,9p:80,4p:63,6q:62,11q:51,10q:49,19p:49,1p:48,11p:41,16q:27,4q:23,10p:19,2q:15,9q:10,16p:4,6p:3,18p:2,20p:1	8q:127,3q:112,5p:105,1q:83,7p:54,18p:54,12p:49,2p:43,20q:42,17q:36,10p:28,9q:27,6p:20,19q:18,20p:17,16p:17,7q:13,12q:7,3p:5,2q:3,5q:2,4p:1,9p:1,11p:1,16q:1,8p:1	TP53:203,TP63:183,MYC:177,PIK3CA:171,POLQ:159,3p:147,8p:143,EGFR:143,PSIP1:141,SMAD4:139,ATR:134,PIK3R1:131,CDKN2A:131,ATM:128,8q:127,5q:126,PGR:121,3q:112,PBRM1:109,MET:109,VHL:107,17p:106,MLL:106,SETD2:105,5p:105,21:101,MAP3K1:99,KRAS:98,COL1A2:96,APC:96,RAC1:95,CCND1:95,TGFBR2:94,ZC3H13:94,13:94,22:94,KDM6A:91,SMAD2:91,20:91,KRT15:91,BRAF:87,18q:87,MAP2K4:86,ERBB2:86,14:86,RXRA:85,G6PD:85,NSD1…
