## Additional file 2 for "Novel Driver Strength Index highlights important cancer genes in TCGA PanCanAtlas patients": 2021_8_16_14_9_distribution_age_females_genes.tsv

Age group	SNA-based oncogenic events	CNA-based oncogenic events	Mixed oncogenic events	SNA-based tumor suppressor events	CNA-based tumor suppressor events	Mixed tumor suppressor events	Driver chromosome losses	Driver chromosome gains	Driver arm losses	Driver arm gains	Driver events of all classes
<25	IDH1:10,BRAF:10,NRAS:2,PIK3CA:1,PTPN11:1	EGFR:2,NFE2L2:1,MYC:1,MYD88:1,PIM1:1,LZTR1:1,BRAF:1,APOB:1,IDH1:1	TMSB4X:1	TP53:8,ATRX:8,CIC:2,FAT1:1,LATS1:1,B2M:1,ZBTB20:1	TP53:3,PTEN:3,ARID1A:3,FUBP1:3,PRKAR1A:2,CASP8:2,MLL3:2,FBXW7:2,SMAD4:2,CDKN2A:2,BAP1:1,MAP3K1:1,TGFBR2:1,EP300:1,LATS1:1,PIK3R1:1,STAG2:1,MAX:1,CDKN2C:1,BRD7:1,TSC2:1,CSDE1:1,ATRX:1,RB1:1	ATRX:2,MEN1:1,NF1:1,TP53:1	13:4,17:3,22:3,15:2,18:2,1:2,2:2,6:2,10:2,21:2,3:1,11:1,4:1	12:4,19:4,21:4,5:3,7:3,8:3,20:3,16:2,9:1,18:1,2:1	1p:7,17p:3,8p:3,19q:3,4q:2,16q:2,3q:2,1q:1,2p:1,11q:1,9p:1,3p:1,5q:1,18q:1,11p:1,10p:1	1q:4,19q:2,5p:2,9q:2,8q:2,6p:2,12q:1,4p:1,16q:1,5q:1,10p:1,3q:1,11p:1,2p:1,17p:1,17q:1,7p:1	TP53:12,IDH1:11,ATRX:11,BRAF:11,1p:7,21:6,1q:5,19q:5,12:4,19:4,13:4,17p:4,5:3,7:3,17:3,18:3,2:3,22:3,8:3,20:3,16q:3,PTEN:3,ARID1A:3,8p:3,3q:3,FUBP1:3,16:2,PRKAR1A:2,15:2,2p:2,1:2,6:2,5p:2,9q:2,5q:2,10p:2,CASP8:2,MLL3:2,10:2,LATS1:2,FBXW7:2,SMAD4:2,8q:2,6p:2,11p:2,CDKN2A:2,CIC:2,EGFR:2,4q:2,NRAS:2,11q:1,12q:1,3:1,11:1,9p:1,4p:1,MEN1:1,BAP1:1,MAP3K1:1,TGFBR2:1,4:1,3p:1,FAT1:1,NFE2L2:1,EP300:1,MYC:1…
25-29	IDH1:12,BRAF:11,IDH2:2,HRAS:2,CTNNB1:1,PIK3CA:1,CARD11:1,NRAS:1	PIK3CA:8,ERBB2:4,MYC:3,KRAS:3,EGFR:3,BRAF:3,CHD4:2,FOXA1:2,NFE2L2:2,AKT1:2,CTNNB1:1,CD79B:1,FGFR3:1,MAPK1:1,MET:1,IDH2:1,SMARCA4:1,IDH1:1	PIK3CA:1	TP53:12,ATRX:6,CIC:4,GATA3:2,PIK3R1:1,FBXW7:1,FAT1:1,HLA-B:1,EP300:1,KMT2C:1,B2M:1,CD70:1,ARID1A:1,HNF1A:1,RPS6KA3:1	BAP1:7,PTEN:6,CDKN2A:5,TP53:4,RB1:4,MAP3K1:4,TGFBR2:4,LATS1:4,STK11:4,FUBP1:4,MLL3:3,CASP8:3,FBXW7:3,MAX:3,ARID1B:3,NF1:2,SMAD4:2,FAT1:2,ARID1A:2,CDKN2C:2,PRKAR1A:1,BRCA1:1,TBX3:1,EP300:1,EPHA2:1,PBRM1:1,CUL3:1,PIK3R1:1,ARID2:1,CIC:1,ATRX:1	KMT2C:2,MLL3:2,PTEN:1,CASP8:1,TGFBR2:1,STK11:1,NF2:1,ATRX:1,ARID1A:1	22:11,4:6,13:5,18:4,15:4,10:4,21:4,11:3,1:2,2:2,6:2,14:2,9:1,17:1	20:6,12:5,5:4,7:4,8:4,21:3,19:1,3:1,9:1,17:1,14:1,4:1,16:1,18:1,2:1,11:1,15:1	6q:11,1p:9,8p:9,3p:8,17p:7,5q:6,9p:4,19p:4,19q:4,11q:3,16q:3,11p:3,18q:2,4p:2,10p:2,3q:1,2p:1,4q:1	1q:10,19q:4,20q:4,5p:3,17q:3,2p:3,3q:3,16p:2,6p:2,20p:2,8q:2,12p:1,19p:1,12q:1,11q:1,9q:1,17p:1	TP53:16,BRAF:14,IDH1:13,22:11,6q:11,PIK3CA:10,1q:10,1p:9,8p:9,19q:8,17p:8,3p:8,ATRX:8,21:7,PTEN:7,4:7,BAP1:7,20:6,5q:6,18:5,12:5,15:5,19p:5,13:5,TGFBR2:5,MLL3:5,STK11:5,CDKN2A:5,CIC:5,5:4,7:4,8:4,3q:4,9p:4,11:4,2p:4,RB1:4,ERBB2:4,11q:4,20q:4,MAP3K1:4,LATS1:4,CASP8:4,FBXW7:4,10:4,ARID1A:4,FUBP1:4,2:3,MYC:3,14:3,5p:3,KRAS:3,17q:3,16q:3,KMT2C:3,FAT1:3,11p:3,EGFR:3,IDH2:3,MAX:3,ARID1B:3,CTNNB1:2,1:2,…
30-34	BRAF:24,IDH1:23,PIK3CA:8,NRAS:7,CTNNB1:4,KRAS:2,SMARCA4:2,TAF1:2,AKT1:2,POLE:2,SPOP:2,ERBB3:1,PTPN11:1,HRAS:1,CCND1:1,DICER1:1,PPP2R1A:1,SOS1:1,ATR:1,CHD4:1	PIK3CA:10,ERBB2:8,MYC:7,EGFR:6,KRAS:4,NFE2L2:3,FOXA1:2,IDH1:2,BRAF:2,SF3B1:1,CHD4:1,AKT1:1,ERBB3:1,GABRA6:1,GLT8D2:1,KRT15:1,FGFR3:1,FLNA:1,HRAS:1,RAC1:1,MDM2:1,POLE:1	PIK3CA:2,ERBB2:1,BRAF:1,SOX17:1	TP53:23,ATRX:13,EP300:6,KMT2C:6,RB1:6,ARID1A:5,KMT2D:3,FBXW7:3,NOTCH1:3,CIC:3,FAT1:2,ATM:2,CTCF:2,KMT2B:2,MSH6:2,PBRM1:2,SCAF4:2,PTEN:2,KDM6A:1,CDH1:1,GATA3:1,MAP2K4:1,STK11:1,LATS1:1,MLL2:1,SMAD4:1,NF1:1,NIPBL:1,ARID2:1,ARHGAP35:1,ATF7IP:1,BCOR:1,CTNND1:1,KANSL1:1,MAP3K1:1,MAX:1,SIN3A:1,ZFHX3:1,ZMYM2:1,MLL3:1,CUX1:1,INPPL1:1,PIK3R1:1	PTEN:13,CDKN2A:12,TP53:9,RB1:9,SMAD4:7,BAP1:6,ARID1A:6,FUBP1:6,EP300:5,PIK3R1:5,FBXW7:5,TGFBR2:5,LATS1:4,MLL3:4,CBFB:3,CASP8:3,MAX:3,CDKN2C:3,STK11:2,MLL2:2,FAT1:2,MAP3K1:2,APC:2,SMAD2:2,CHD8:2,SETD2:2,ATRX:2,ARID2:2,MAP2K4:1,NCOR1:1,CDKN1B:1,KLF5:1,NOTCH1:1,PBRM1:1,TCF12:1,STAG2:1,ARID1B:1,ZBTB20:1,CIC:1,ATM:1,FAM123B:1,TGIF1:1,DNMT3A:1,ARHGAP35:1,MLL4:1	BAP1:4,TP53:2,RB1:1,KMT2C:1,MLL3:1,FBXW7:1,CIC:1,PTEN:1,ATRX:1	13:14,22:14,18:10,10:7,15:6,17:5,21:5,14:4,2:3,4:3,11:2,6:2,1:2,9:2	20:11,12:8,7:8,19:7,5:6,8:5,21:4,15:3,16:2,1:2,17:2,4:1,2:1,11:1,9:1,10:1	6q:17,17p:14,8p:13,1p:11,9p:11,3p:10,11p:10,5q:8,16q:7,18q:7,19p:6,19q:6,4p:5,4q:5,10q:4,11q:3,2q:2,12p:2,9q:1,3q:1,6p:1,10p:1	1q:17,8q:12,5p:9,20q:8,3q:8,17q:6,2p:5,10p:4,9q:4,7p:4,16p:4,11q:4,19q:3,12p:3,12q:2,4p:2,6p:2,3p:2,19p:1,17p:1,7q:1	TP53:34,BRAF:27,IDH1:25,PIK3CA:20,6q:17,1q:17,RB1:16,PTEN:16,ATRX:16,17p:15,13:14,22:14,8p:13,3p:12,8q:12,CDKN2A:12,1p:11,9p:11,20:11,EP300:11,ARID1A:11,18:10,11p:10,BAP1:10,15:9,21:9,ERBB2:9,5p:9,3q:9,19q:9,FBXW7:9,12:8,7:8,20q:8,5q:8,SMAD4:8,10:8,17:7,19:7,19p:7,4p:7,MYC:7,16q:7,11q:7,KMT2C:7,18q:7,NRAS:7,5:6,KRAS:6,PIK3R1:6,17q:6,MLL3:6,EGFR:6,FUBP1:6,10p:5,9q:5,8:5,LATS1:5,TGFBR2:5,2p:5,4q:5,…
35-39	IDH1:29,BRAF:22,PIK3CA:14,NRAS:4,CTNNB1:2,ERBB3:2,SMARCA4:2,EPAS1:2,ACVR1:2,DICER1:2,MYC:2,KRAS:1,MAPK1:1,EGFR:1,PTPN11:1,IDH2:1,GNAS:1,KDR:1,TTN:1,HRAS:1,PIK3R2:1,FGFR2:1,ATR:1,POLE:1,SOS1:1,SPOP:1,TAF1:1,GNAQ:1,EIF1AX:1,GNA11:1	MYC:18,PIK3CA:15,ERBB2:11,KRAS:11,CHD4:5,AKT1:5,ERBB3:5,EGFR:5,FOXA1:4,SMARCA4:4,SF3B1:3,MET:3,NFE2L2:2,GNAS:2,BRAF:2,HRAS:2,MYCN:2,SOX17:2,CTNNB1:1,PCBP1:1,FLNA:1,NRAS:1,CRIP3:1,MDM2:1,ACVR1:1,PPP2R1A:1	PIK3CA:6,CTNNB1:1,ERBB2:1,IDH1:1,KRAS:1,POLE:1	TP53:28,ATRX:13,KMT2C:7,PTEN:6,CIC:6,ARID1A:5,EP300:4,RB1:4,FAT1:4,NOTCH1:4,INPPL1:4,GATA3:3,NF1:3,MAP3K1:3,KMT2D:3,FBXW7:3,ZFHX3:3,PIK3R1:2,HLA-B:2,APC:2,SETD2:2,ARID2:2,ZBTB20:2,CUL4B:2,ZMYM2:2,ATM:2,CTCF:2,KMT2B:2,PDS5B:2,SCAF4:2,PRKAR1A:1,NCOR1:1,MAP2K4:1,CBFB:1,MLL3:1,LATS1:1,SMAD4:1,BAP1:1,CASP8:1,NKX2-1:1,CDKN2A:1,NIPBL:1,ACVR2A:1,FOXA2:1,ARHGAP35:1,ATF7IP:1,CTNND1:1,CUX1:1,KANSL1:1,PBRM1:1	TP53:13,PTEN:13,RB1:12,ARID1A:11,BAP1:10,EP300:9,CASP8:8,TGFBR2:8,CDKN2A:8,FUBP1:8,NF1:7,LATS1:7,SMAD4:7,MLL3:6,CDKN2C:6,PIK3R1:5,BRCA1:5,FBXW7:5,MAX:5,CBFB:4,FAT1:4,MAP2K4:3,MAP3K1:3,STK11:3,ATRX:3,ARID2:3,ARID1B:3,CDK12:3,TOP2A:3,CDH1:2,KDM6A:2,TBX3:2,NCOR1:2,MLL2:2,HLA-B:2,NF2:2,SETD2:2,CSDE1:2,MEN1:1,CTCF:1,CDKN1B:1,SMAD2:1,BRD7:1,MLL:1,ZNF133:1,ATM:1	TP53:5,FUBP1:4,ARID1A:2,CIC:2,ATRX:2,CBFB:1,NCOR1:1,KMT2C:1,MLL3:1,FBXW7:1,TGFBR2:1,RB1:1,PTEN:1	22:28,4:17,13:15,14:15,15:12,10:11,21:11,2:9,18:9,11:7,17:7,1:6,9:6,6:5,3:3,8:1	7:19,20:16,5:12,8:11,12:9,16:9,19:8,4:4,1:4,2:4,21:3,13:2,17:2,15:2,9:1,6:1,10:1	8p:25,17p:24,16q:22,1p:21,6q:20,5q:17,3p:15,19q:14,11q:13,19p:9,4p:9,11p:9,4q:9,9p:8,10q:7,2q:6,9q:4,18q:3,17q:3,18p:2,7p:2,10p:2,6p:2,2p:2,3q:1,12q:1	1q:25,3q:17,5p:16,8q:15,16p:9,19q:9,10p:7,6p:7,17q:6,20p:6,7q:5,20q:5,9q:4,12p:4,7p:3,2p:3,3p:2,11q:2,19p:2,9p:1,12q:1,4p:1,18q:1	TP53:46,PIK3CA:35,IDH1:30,22:28,1q:25,8p:25,17p:24,BRAF:24,19q:23,16q:22,4:21,1p:21,MYC:20,6q:20,PTEN:20,7:19,ARID1A:18,3q:18,ATRX:18,13:17,3p:17,5q:17,RB1:17,20:16,5p:16,11q:15,8q:15,14:15,21:14,15:14,2:13,KRAS:13,EP300:13,5:12,8:12,ERBB2:12,10:12,FUBP1:12,19p:11,BAP1:11,1:10,4p:10,NF1:10,12:9,16:9,10p:9,17:9,18:9,9p:9,16p:9,17q:9,CASP8:9,11p:9,6p:9,4q:9,FBXW7:9,TGFBR2:9,CDKN2A:9,19:8,9q:8,KMT2C…
40-44	IDH1:22,PIK3CA:18,BRAF:17,KRAS:12,NFE2L2:5,SF3B1:3,ERBB2:3,SMARCA4:3,KEAP1:3,AKT1:2,MYC:2,HRAS:2,IDH2:2,NRAS:2,POLE:2,CTNNB1:2,ERBB3:1,TMSB4X:1,FLNA:1,OR2G2:1,SI:1,CHD4:1,ACVR1:1,ATR:1,TAF1:1,GNA11:1,GNAQ:1	PIK3CA:28,MYC:23,KRAS:17,ERBB2:14,FOXA1:10,CHD4:8,AKT1:7,EGFR:7,SF3B1:4,BRAF:4,NFE2L2:3,SOX17:3,CTNNB1:2,MAPK1:2,GNAS:2,SOS1:2,NRAS:2,MDM2:2,FGFR2:2,ACTB:1,ERBB3:1,PCBP1:1,SMARCA4:1,CRIP3:1,U2AF1:1,PIK3CG:1,RAD21:1,SRC:1,ACTC1:1,CDK4:1,KIT:1,RAC1:1,TBC1D22B:1,TBCB:1,RHOA:1,TRIM49L2:1,DICER1:1,PPP2R1A:1,TAF1:1	PIK3CA:7,KRAS:4,AKT1:1,NFE2L2:1,MET:1,EGFR:1,HRAS:1,GNAQ:1	TP53:39,ATRX:13,GATA3:9,KMT2C:9,ARID1A:7,PTEN:7,KMT2D:6,EP300:6,APC:6,MAP3K1:5,CTCF:5,RB1:4,FAT1:4,ATM:3,CASP8:3,NOTCH1:3,FBXW7:3,BRCA1:2,MLL3:2,KLF5:2,CHD3:2,KMT2B:2,ZFHX3:2,BCOR:2,PDS5B:2,SCAF4:2,CBFB:1,MAX:1,SMAD4:1,ACVR2A:1,B2M:1,NF1:1,HLA-A:1,HLA-B:1,PBRM1:1,VHL:1,PIK3R1:1,NKX2-1:1,ZBTB20:1,CIC:1,NIPBL:1,ARID2:1,SETD2:1,MLL2:1,NSD1:1,NUP93:1,ARHGAP35:1,CUX1:1,KANSL1:1,MSH6:1,ZMYM2:1	RB1:29,PTEN:24,SMAD4:22,BAP1:21,TP53:18,BRCA1:15,EP300:15,TGFBR2:14,STK11:13,CBFB:12,CASP8:11,NF1:11,ARID1A:11,LATS1:11,MAP2K4:10,MAP3K1:10,PIK3R1:10,FBXW7:9,FAT1:8,ATRX:7,CDKN2A:7,MLL3:7,NCOR1:6,SMAD2:6,MAX:5,ARID1B:5,CDH1:4,NOTCH1:4,FUBP1:4,KDM6A:3,CTCF:3,HLA-B:3,VHL:3,CDKN1B:2,RASA1:2,CDKN2C:2,TSC2:2,CDK12:2,TOP2A:2,CSDE1:2,TBX3:1,USP9X:1,ACVR2A:1,NSD1:1,PBRM1:1,SETD2:1,CIC:1,CUL4B:1,APC:1,BRD…	TP53:9,KMT2C:3,MLL3:3,CDH1:2,NCOR1:2,ARID1A:2,STK11:2,PTEN:2,ATRX:2,CIC:2,AXIN1:2,BAP1:1,KMT2D:1,MLL2:1,CASP8:1,FAT1:1,RB1:1,ARID2:1,BRD7:1,SMAD4:1,FBXW7:1	13:34,22:34,4:22,10:20,14:20,21:18,18:16,11:10,2:9,15:9,17:9,9:7,6:6,3:5,1:4,16:3,19:1,5:1,12:1	20:24,7:18,8:17,5:7,16:5,12:4,13:4,2:4,19:3,1:2,17:2,15:2,21:2,9:1,14:1,22:1,6:1,10:1	17p:45,16q:33,6q:33,8p:33,3p:27,19p:22,5q:21,1p:15,9p:15,10q:15,18q:14,11q:14,11p:10,4q:10,2q:8,4p:7,19q:6,9q:5,10p:5,18p:3,7p:3,6p:1,3q:1,17q:1,2p:1	1q:52,3q:31,8q:28,5p:28,16p:22,20q:16,6p:15,19q:14,17q:9,7p:9,2p:9,10p:8,12p:7,7q:5,20p:5,19p:3,11q:3,12q:2,9q:2,9p:1,4p:1,17p:1	TP53:66,PIK3CA:53,1q:52,17p:46,13:38,22:35,RB1:34,16q:33,KRAS:33,PTEN:33,6q:33,8p:33,3q:32,8q:28,5p:28,3p:27,19p:25,MYC:25,20:24,SMAD4:24,ATRX:22,16p:22,BAP1:22,4:22,IDH1:22,10:21,14:21,5q:21,EP300:21,BRAF:21,ARID1A:20,19q:20,21:20,7:18,BRCA1:17,8:17,ERBB2:17,11q:17,20q:16,6p:16,18:16,9p:16,1p:15,MAP3K1:15,CASP8:15,10q:15,STK11:15,18q:14,TGFBR2:14,10p:13,2:13,CBFB:13,FAT1:13,FBXW7:13,KMT2C:12,MLL…
45-49	PIK3CA:33,BRAF:21,IDH1:13,KRAS:8,CHD4:6,AKT1:6,CTNNB1:6,NFE2L2:4,POLE:4,TAF1:4,DICER1:4,ERBB2:3,NRAS:3,HRAS:3,FGFR2:3,SOS1:3,GNA11:3,FOXA1:2,SF3B1:2,ERBB3:2,GRIN2A:2,MTOR:2,TTN:2,ACVR1:2,ATR:2,SOX17:2,PPP2R1A:2,PCBP1:1,GNAS:1,LZTR1:1,IDH2:1,APOB:1,SLC27A5:1,GTF2I:1,CCND1:1,GNAQ:1	MYC:46,PIK3CA:38,ERBB2:32,KRAS:27,FOXA1:16,AKT1:14,CHD4:12,EGFR:12,BRAF:10,SF3B1:8,NFE2L2:7,MET:7,ERBB3:6,GNAS:6,MAPK1:5,CREB3L3:4,SRC:4,CTNNB1:3,SMARCA4:3,CRIP3:3,NRAS:3,FGFR3:2,GAR1:2,RAC1:2,EEF1A1:2,KEAP1:2,KDR:2,ACTB:1,AHR:1,C3orf70:1,RXRA:1,GNA13:1,PCBP1:1,CARD11:1,CD79B:1,MYD88:1,TMSB4X:1,FLNA:1,HRAS:1,APOB:1,IDH1:1,RAD21:1,SDHA:1,MDM2:1,CDK4:1,CCND1:1,SOX17:1,TAF1:1	PIK3CA:8,KRAS:3,EGFR:3,ERBB2:1,MYC:1,AKT1:1,PIM1:1,SOS1:1,NFE2L2:1,TBC1D22B:1	TP53:45,KMT2C:16,PTEN:16,ARID1A:14,FBXW7:12,GATA3:11,APC:11,ATM:9,FAT1:8,PIK3R1:7,EP300:7,ATRX:7,MAP3K1:6,CTCF:6,NOTCH1:6,KMT2D:5,NF1:5,CIC:5,SIN3A:5,CASP8:4,MLL3:4,RB1:4,ATF7IP:4,CHD3:4,MSH6:4,SCAF4:4,ZFHX3:4,ZMYM2:4,BAP1:3,TBX3:3,SOX9:3,BCOR:3,CUX1:3,KANSL1:3,KMT2B:3,CDKN1B:2,NCOR1:2,TCF7L2:2,ARID2:2,ARHGAP35:2,PBRM1:2,CDKN2A:1,KDM6A:1,MLL2:1,CDH1:1,MAP2K4:1,USP9X:1,BRCA1:1,HLA-B:1,KLF5:1,STK11…	RB1:47,BAP1:40,PTEN:32,EP300:25,CBFB:21,SMAD4:19,CDKN2A:18,MAP3K1:17,TP53:16,CDH1:15,NCOR1:14,TGFBR2:13,NF1:12,CASP8:12,MAP2K4:11,PIK3R1:10,BRCA1:10,STK11:10,SMAD2:9,FBXW7:8,ARID1A:8,KDM6A:8,CDKN1B:8,MLL3:7,FAT1:7,SETD2:7,LATS1:6,APC:6,PBRM1:5,VHL:5,CDKN2C:5,ATM:4,TBX3:4,MAX:4,FUBP1:4,CTCF:3,USP9X:3,HLA-B:3,CHD8:3,ATRX:3,CUL3:3,HIF1A:3,CDK12:3,TOP2A:3,CHD1:2,CREBBP:2,STAG2:2,MLL2:2,NOTCH1:2,BRD7:…	TP53:20,RB1:6,VHL:5,MAP2K4:4,CDH1:4,CBFB:3,PTEN:3,BAP1:3,APC:3,STK11:2,SMAD4:2,LATS1:2,PBRM1:2,CIC:2,FUBP1:2,ATRX:2,USP9X:1,BRCA1:1,NF1:1,FBXW7:1,KMT2C:1,MLL3:1,EP300:1,ATM:1,NSD1:1,NOTCH1:1,FAT1:1,ARID2:1	22:55,13:51,14:39,15:33,4:33,18:25,10:21,9:16,21:16,11:15,17:9,1:8,2:8,3:5,19:5,16:3,6:3,8:1	7:43,20:39,12:17,5:17,8:14,13:10,1:9,19:8,16:8,21:5,2:5,3:4,14:4,17:4,11:3,18:2,15:2,4:1,22:1,6:1	17p:70,8p:59,16q:55,6q:47,3p:47,5q:44,1p:38,9p:22,4p:22,19p:20,10q:17,11q:15,4q:12,2q:11,18q:11,19q:10,11p:8,18p:6,9q:5,7p:5,10p:3,2p:2,6p:1,3q:1,12p:1	1q:65,8q:41,16p:40,5p:35,3q:31,20q:26,17q:23,6p:22,10p:15,12p:14,19q:12,7p:9,2p:8,7q:7,9q:4,20p:3,11q:3,12q:2,2q:2,4p:2,18p:1,4q:1,19p:1,5q:1,9p:1,3p:1	TP53:81,PIK3CA:79,17p:70,1q:65,13:61,8p:59,RB1:57,22:56,16q:55,PTEN:51,3p:48,6q:47,MYC:47,BAP1:46,5q:45,7:43,14:43,8q:41,16p:40,20:39,KRAS:38,1p:38,ERBB2:36,15:35,5p:35,4:34,EP300:33,3q:32,BRAF:31,18:27,20q:26,4p:24,CBFB:24,9p:23,17q:23,MAP3K1:23,6p:23,ARID1A:22,19q:22,21:21,FBXW7:21,19p:21,AKT1:21,10:21,SMAD4:21,CDH1:20,APC:20,CDKN2A:19,11:18,NF1:18,CHD4:18,10p:18,FOXA1:18,11q:18,12:17,1:17,5:17…
50-54	PIK3CA:55,BRAF:25,KRAS:22,CTNNB1:13,IDH1:13,CHD4:9,DICER1:8,NRAS:7,NFE2L2:7,POLE:7,SOS1:6,ATR:6,ERBB2:5,AKT1:5,ERBB3:5,TAF1:5,FGFR2:5,PPP2R1A:5,SPOP:5,SMARCA4:4,KEAP1:4,CCND1:3,OR2G2:2,RRAS2:2,GNAQ:2,SF3B1:2,RHOB:1,GNAS:1,MYD88:1,PIM1:1,KRT15:1,EGFR:1,PDGFRA:1,GABRA6:1,GLT8D2:1,RHOA:1,APOB:1,KDR:1,U2AF1:1,HRAS:1,ACVR1:1,PIK3R2:1,MYCN:1,MYC:1,GNA11:1	MYC:60,PIK3CA:38,ERBB2:38,KRAS:36,FOXA1:20,BRAF:20,CHD4:17,EGFR:16,AKT1:14,MET:10,SF3B1:7,CTNNB1:7,NFE2L2:6,SOX17:6,CRIP3:5,GNAS:4,NRAS:4,RAC1:4,IDH1:4,SOS1:4,FGFR2:4,ERCC2:3,MAPK1:3,LZTR1:3,MYH9:3,KEAP1:3,APOB:3,ERBB3:3,AHR:2,GNA13:2,GRIN2A:2,PDGFRA:2,FGFR3:2,RHOA:2,EEF1A1:2,CREB3L3:2,KDR:2,U2AF1:2,SDHA:2,TRIM49L2:2,POLE:2,PPP2R1A:2,SMARCA2:1,C3orf70:1,CUL1:1,HIST2H2BE:1,RXRA:1,ZEB2:1,TMSB4X:1,C…	PIK3CA:9,EGFR:7,KRAS:6,CHD4:2,KDR:2,HIST1H3B:1,ERBB2:1,AKT1:1,ERBB3:1,ITGB1:1,MET:1,FGFR2:1,MYC:1,ATR:1,SOX17:1,GNAQ:1	TP53:80,ARID1A:30,PTEN:29,KMT2C:21,CTCF:18,FAT1:18,PIK3R1:15,KMT2B:14,FBXW7:13,ATM:13,RB1:12,ZFHX3:12,SCAF4:11,CUX1:10,MAP3K1:9,EP300:9,APC:9,ARHGAP35:9,KANSL1:9,CHD3:9,MSH6:8,SIN3A:8,ZMYM2:8,PDS5B:8,BCOR:7,GATA3:6,PBRM1:6,INPPL1:6,CTNND1:6,ATF7IP:6,KMT2D:5,NOTCH1:5,ATRX:4,CDKN2A:4,BRCA1:4,NF1:4,MLL3:4,CIC:4,CASP8:3,BAP1:3,FOXA2:3,KDM6A:2,MAP2K4:2,CDH1:2,NCOR1:2,AMER1:2,MAX:2,STAG2:2,STK11:2,MGA:…	RB1:56,PTEN:42,BAP1:38,CDKN2A:35,TP53:27,SMAD4:25,CBFB:24,ARID1A:23,PIK3R1:22,EP300:18,CDH1:18,NF1:17,MAP2K4:17,SMAD2:15,BRCA1:14,CASP8:14,SETD2:14,STK11:13,APC:12,FAT1:11,NCOR1:11,MAP3K1:10,CDKN1B:10,TGFBR2:10,PBRM1:9,FBXW7:8,ATM:8,MLL3:6,CTCF:6,LATS1:6,CHD8:6,ARID2:6,VHL:6,MLL:5,TBX3:5,ATRX:5,RASA1:5,FUBP1:5,ARID1B:5,BRD7:5,TSC2:5,CDKN2C:4,AXIN1:4,KDM6A:3,MLL2:3,MAX:3,CUL3:3,CIC:3,CDKN1A:3,CDK1…	TP53:27,PTEN:9,VHL:6,PBRM1:5,RB1:4,CDH1:4,STK11:4,APC:4,ATRX:4,MAP2K4:3,NCOR1:3,KMT2C:3,MLL3:3,SETD2:3,BAP1:3,FUBP1:3,CBFB:2,FBXW7:2,NSD1:2,BRCA1:1,CTCF:1,CASP8:1,EP300:1,SMAD4:1,KMT2D:1,MLL2:1,STAG2:1,TCF12:1,FAT1:1,CIC:1,ARID1A:1,NF1:1,ATM:1,MGA:1,DYRK1A:1	22:71,13:56,15:47,18:43,4:41,10:38,14:37,21:28,9:25,11:22,2:17,17:17,3:11,6:8,19:7,1:6,16:2,8:1,5:1,12:1	20:61,7:59,8:29,5:22,12:19,19:11,13:9,2:7,21:6,1:6,9:5,6:5,16:4,3:4,14:4,17:4,10:4,4:3,22:3,11:3,18:2,15:2	17p:89,8p:87,16q:83,6q:58,5q:49,1p:49,3p:48,19p:28,9p:25,10q:23,4q:21,11p:18,11q:18,18q:17,9q:16,4p:16,18p:14,2q:13,19q:9,2p:7,7p:4,6p:3,10p:3,12p:3,3q:2,17q:2,16p:1	1q:98,8q:58,16p:49,3q:39,5p:39,20q:32,6p:29,19q:28,17q:27,10p:21,7p:19,2p:14,12p:14,7q:10,9q:8,20p:8,11q:5,18p:4,12q:4,2q:3,4p:3,19p:2,3p:2,5q:1,16q:1,17p:1	TP53:134,PIK3CA:102,1q:98,17p:90,8p:87,16q:84,PTEN:80,22:74,RB1:72,13:65,KRAS:64,MYC:62,20:61,7:59,8q:58,6q:58,ARID1A:54,3p:50,5q:50,16p:50,15:49,1p:49,18:45,BRAF:45,4:44,ERBB2:44,BAP1:44,10:42,3q:41,14:41,CDKN2A:39,5p:39,19q:37,PIK3R1:37,21:34,6p:32,20q:32,8:30,FAT1:30,19p:30,9:30,17q:29,EP300:28,CHD4:28,SMAD4:27,CBFB:26,11:25,9p:25,CTCF:25,APC:25,2:24,9q:24,10p:24,CDH1:24,KMT2C:24,EGFR:24,5:23,…
55-59	PIK3CA:68,CTNNB1:26,KRAS:23,TAF1:21,BRAF:19,IDH1:14,POLE:14,CHD4:10,NRAS:9,SOS1:9,FGFR2:7,CCND1:7,NFE2L2:6,PPP2R1A:6,ATR:6,ERBB2:5,ACVR1:5,HRAS:3,AKT1:3,KEAP1:3,PIK3R2:3,MYCN:3,GNA11:3,FGFR3:2,FOXA1:2,ERBB3:2,GRIN2A:2,EGFR:2,TTN:2,SPOP:2,DICER1:2,HIST1H3B:1,RHOA:1,MAPK1:1,CD79B:1,TMSB4X:1,PDGFRA:1,MTOR:1,IDH2:1,SMARCA4:1,SI:1,RET:1,THSD7B:1,KDR:1,KLHDC7A:1,ERBB4:1,FAM40A:1,MAP2K2:1,GTF2I:1,MYC:1,…	MYC:46,PIK3CA:40,KRAS:37,ERBB2:34,EGFR:24,CHD4:23,FOXA1:17,AKT1:16,SOX17:16,NFE2L2:13,BRAF:13,MDM2:10,ERBB3:9,FGFR2:8,MYCN:7,NRAS:6,MAPK1:5,CTNNB1:5,CRIP3:5,GNAS:5,SRC:5,SDHA:5,POLE:5,PPP2R1A:5,SOS1:5,GNA13:4,AHR:4,IDH1:4,HRAS:4,RAD21:4,PIK3R2:4,HIST2H2BE:3,SF3B1:3,MET:3,SMARCA4:3,APOB:3,KEAP1:3,CREB3L3:3,GRIN2A:3,ATR:3,RRAS2:3,C3orf70:2,ACTB:2,KIAA0368:2,RXRA:2,PIM1:2,KDR:2,U2AF1:2,PIK3CG:2,TBC1…	PIK3CA:12,KRAS:7,EGFR:3,NFE2L2:2,CARD11:2,ERBB2:1,AKT1:1,SMARCA4:1,PIK3CG:1,TTN:1,GRIN2A:1,BRAF:1,CHD4:1,MYC:1,TAF1:1,PPP2R1A:1	TP53:63,PTEN:50,ARID1A:40,PIK3R1:24,CTCF:24,FAT1:22,EP300:21,KMT2B:21,KMT2C:19,FBXW7:19,ATM:18,MAP3K1:16,BCOR:16,ZFHX3:16,ARHGAP35:16,CHD3:15,RB1:13,INPPL1:13,KANSL1:12,MSH6:11,CUX1:11,PDS5B:10,SIN3A:10,KMT2D:9,APC:8,ZMYM2:8,ATF7IP:8,PBRM1:7,SCAF4:7,GATA3:6,NOTCH1:6,CTNND1:6,ATRX:5,CIC:5,MAX:4,FOXA2:4,CASP8:3,MLL3:2,TBX3:2,BAP1:2,SMAD2:2,MLL2:2,SETD2:2,ARID2:2,CDKN2A:2,MEN1:1,KIAA1267:1,ZFP36L1:1…	PTEN:55,RB1:55,CDKN2A:35,BAP1:27,TP53:26,ARID1A:26,CBFB:23,EP300:21,NF1:21,SMAD4:21,PIK3R1:18,CASP8:14,FAT1:12,BRCA1:11,ARID1B:10,NCOR1:9,CDKN2C:9,RASA1:9,MLL:8,MAP3K1:8,TBX3:7,CTCF:7,MLL3:7,TGFBR2:7,PBRM1:7,MAX:7,ARID2:7,CDK12:7,FBXW7:6,LATS1:6,SMAD2:6,FUBP1:6,BRD7:6,APC:6,TOP2A:6,ATRX:5,MAP2K4:5,STK11:5,SETD2:5,ATM:4,PSIP1:4,STAG2:4,RBM5:4,CREBBP:4,CHD8:4,CHD3:4,PDS5B:4,KDM6A:3,USP9X:3,CDH1:3,N…	TP53:26,PTEN:11,RB1:8,CDH1:4,CIC:4,NF1:3,FUBP1:3,MAP2K4:2,STK11:2,PBRM1:2,SMAD4:2,VHL:2,BAP1:2,AXIN1:2,CDKN2A:2,MEN1:1,STAG2:1,NCOR1:1,MAP3K1:1,APC:1,FBXW7:1,CYLD:1,ACVR2A:1,BRD7:1,MLL:1,ATM:1,BRCA1:1,ATRX:1,PIK3R1:1,FAT1:1,BCOR:1,CTCF:1	13:84,22:75,4:50,14:48,10:41,15:38,18:33,9:29,21:27,17:26,11:25,2:13,3:9,16:9,6:8,1:7,5:4,19:2,12:2	20:52,7:45,8:29,5:19,12:17,19:13,16:12,2:12,13:9,10:9,21:6,3:6,17:6,15:5,1:4,22:3,6:2,18:2,4:1,11:1	8p:73,17p:72,16q:68,1p:49,6q:47,5q:44,3p:41,9p:40,19p:27,10q:23,18q:23,4q:22,11p:22,11q:17,9q:14,4p:13,19q:12,2q:10,10p:8,18p:6,7p:4,6p:4,2p:4,16p:2,3q:2,17q:1,12p:1	1q:97,8q:61,3q:47,5p:45,16p:33,20q:30,6p:29,7p:27,19q:26,2p:22,17q:22,12p:21,10p:13,7q:9,18p:8,20p:8,4p:6,9q:5,19p:5,12q:4,11q:4,3p:3,17p:2,5q:1,2q:1	PIK3CA:120,PTEN:116,TP53:115,1q:97,13:93,22:78,RB1:76,17p:74,8p:73,16q:68,KRAS:67,ARID1A:66,8q:61,20:52,4:51,10:50,1p:49,3q:49,14:48,MYC:48,6q:47,7:45,5q:45,5p:45,3p:44,15:43,PIK3R1:43,EP300:42,9p:40,ERBB2:40,CDKN2A:39,19q:38,18:35,16p:35,FAT1:35,CHD4:34,21:33,6p:33,BRAF:33,19p:32,17:32,CTCF:32,CTNNB1:31,7p:31,BAP1:31,20q:30,8:29,9:29,EGFR:29,11:26,FBXW7:26,2p:26,2:25,MAP3K1:25,NF1:25,SMAD4:24,5:…
60-64	PIK3CA:71,BRAF:24,CTNNB1:20,KRAS:20,PPP2R1A:13,CHD4:11,ERBB2:9,TAF1:9,AKT1:7,NFE2L2:6,NRAS:6,IDH1:5,KEAP1:5,PIK3R2:5,FGFR2:4,POLE:4,SPOP:4,ERBB3:3,HRAS:3,FOXA1:3,SI:3,KDR:3,ATR:3,CUL1:2,FGFR3:2,RHOB:2,SF3B1:2,GRIN2A:2,MTOR:2,EGFR:2,MYC:2,APOB:2,SMARCA4:2,MYCN:2,U2AF1:2,RRAS2:2,RXRA:1,ERCC2:1,GAR1:1,BCLAF1:1,C3orf70:1,RHOA:1,MAPK1:1,MYD88:1,CD79B:1,PIM1:1,LZTR1:1,MET:1,PTPN11:1,OR2G2:1,PCBP1:1,MAP…	MYC:64,PIK3CA:49,ERBB2:41,KRAS:39,SOX17:33,EGFR:22,CHD4:20,BRAF:19,MYCN:18,AKT1:17,FGFR2:14,NRAS:13,PIK3R2:13,ERBB3:11,MET:11,U2AF1:11,SOS1:11,PPP2R1A:11,NFE2L2:10,FOXA1:10,CRIP3:8,ATR:8,SF3B1:7,IDH1:7,KEAP1:7,APOB:7,CTNNB1:7,POLE:7,CCND1:7,FLNA:6,RAD21:6,RRAS2:6,FGFR3:5,HRAS:5,RAC1:5,GRIN2A:5,SRC:5,C3orf70:4,ERCC2:4,MDM2:4,AHR:4,KDR:4,KIAA0368:3,RXRA:3,GNA13:3,CUL1:3,HIST2H2BE:3,ACTB:3,GNAS:3,PD…	PIK3CA:21,EGFR:12,KRAS:10,NFE2L2:5,ERBB2:4,ERBB3:3,PPP2R1A:3,ERBB4:2,CHD4:2,FGFR2:2,SPOP:2,C3orf70:1,MYD88:1,PDGFRA:1,FLNA:1,GRIN2A:1,PIK3CG:1,PCBP1:1,MYCN:1,SOS1:1	TP53:93,PTEN:53,ARID1A:44,PIK3R1:23,FBXW7:23,KMT2C:22,MAP3K1:13,CTCF:13,APC:13,RB1:12,INPPL1:12,KMT2D:11,FAT1:11,ATM:11,KMT2B:11,ZFHX3:11,EP300:9,PBRM1:9,BCOR:9,CHD3:9,ZMYM2:7,CDKN2A:6,MLL3:6,NF1:6,SCAF4:6,ARHGAP35:6,TCF7L2:5,KANSL1:5,PDS5B:5,MSH6:5,CTNND1:5,CASP8:4,ATRX:4,CUX1:4,STAG2:3,KDM6A:3,GATA3:3,CDH1:3,NCOR1:3,NOTCH1:3,SOX9:3,RNF43:3,SIN3A:3,FOXA2:3,DIAPH2:2,CREBBP:2,EPHA2:2,TBX3:2,HLA-B:…	RB1:73,CDKN2A:47,PTEN:44,BAP1:39,TP53:37,CBFB:37,ARID1A:32,EP300:29,FAT1:25,CASP8:24,PIK3R1:24,FBXW7:22,SMAD4:22,NCOR1:21,NF1:21,MLL3:20,APC:18,BRCA1:17,MAP2K4:16,CDH1:15,PBRM1:14,SETD2:14,ATRX:13,ATM:13,RASA1:12,SMAD2:11,MAP3K1:10,CREBBP:9,PDS5B:9,MLL:8,CTCF:8,SIN3A:8,CDKN1B:7,TGFBR2:7,STK11:7,MAX:7,CHD3:7,ARID2:6,CHD8:6,CUL3:6,VHL:6,ARID1B:6,BRD7:6,ARHGAP35:6,CTNND1:6,PSIP1:5,MLL2:5,KDM6A:5,STA…	TP53:35,CDH1:11,PTEN:11,RB1:8,EP300:5,SMAD4:5,VHL:5,FBXW7:5,BAP1:4,APC:3,PBRM1:3,FAT1:2,ARID1A:2,NOTCH1:2,SETD2:2,ATM:2,DDX3X:1,RBM10:1,KDM6A:1,NCOR1:1,CBFB:1,LATS1:1,NF1:1,CUL3:1,CIC:1,STK11:1,CMTR2:1,FTSJD1:1,MGA:1,ATRX:1,ARHGAP35:1,CTNND1:1	22:94,13:79,14:66,15:62,18:55,9:46,4:43,10:40,21:27,11:23,17:21,16:16,2:12,6:11,3:7,19:4,1:2,5:2,8:1,12:1	20:86,7:50,8:36,5:27,2:25,12:19,19:14,6:14,1:13,16:12,3:11,13:10,14:7,10:7,17:6,21:5,22:4,15:2,4:1,18:1,11:1,9:1	17p:107,8p:104,16q:100,6q:70,3p:56,5q:55,1p:48,9p:39,18q:34,11p:31,19p:30,11q:30,4p:25,10q:24,4q:22,9q:21,3q:7,2q:6,6p:6,16p:5,18p:4,19q:4,10p:4,2p:3,17q:2,7p:1,12p:1,12q:1	1q:117,8q:91,5p:56,16p:53,3q:50,17q:37,6p:36,10p:32,7p:30,20q:30,19q:29,12p:21,2p:17,7q:14,18p:14,20p:14,9q:8,2q:3,19p:3,11q:3,16q:2,9p:2,10q:2,4q:1,1p:1,12q:1,5q:1,3p:1,6q:1	TP53:165,PIK3CA:141,1q:117,PTEN:108,17p:107,8p:104,16q:102,22:98,RB1:93,8q:91,13:89,20:86,ARID1A:78,14:73,6q:71,KRAS:69,MYC:66,15:64,16p:58,3q:57,3p:57,5p:56,18:56,5q:56,ERBB2:54,CDKN2A:53,FBXW7:50,7:50,1p:49,9:47,PIK3R1:47,10:47,4:44,EP300:43,BAP1:43,BRAF:43,6p:42,9p:41,17q:39,CBFB:39,FAT1:38,8:37,2:37,10p:36,EGFR:36,18q:34,APC:34,19p:33,19q:33,11q:33,CHD4:33,SOX17:33,21:32,7p:31,11p:31,20q:30,5…
65-69	PIK3CA:42,KRAS:18,CTNNB1:14,PPP2R1A:9,BRAF:8,NRAS:8,CHD4:8,POLE:7,FGFR2:6,ERBB2:5,IDH1:5,KEAP1:5,DICER1:5,ERBB3:4,FOXA1:4,NFE2L2:4,SPOP:4,ATR:4,TAF1:4,SF3B1:3,SI:3,SMARCA4:3,KDR:3,GRIN2A:3,SOS1:3,PIK3R2:3,MYC:3,GNAQ:2,ERCC2:1,CUL1:1,MDM2:1,FGFR3:1,ZEB2:1,AKT1:1,MAPK1:1,FLNA:1,MYH9:1,MTOR:1,APOB:1,EEF1A1:1,OR2G2:1,GNAS:1,DNAH5:1,MAP2K1:1,COL5A1:1,MUC16:1,TTN:1,ERBB4:1,RHOA:1,GTF2I:1,SOX17:1,MYCN:1…	MYC:49,PIK3CA:45,ERBB2:36,KRAS:34,SOX17:29,CHD4:19,PIK3R2:18,AKT1:17,EGFR:17,NRAS:16,FGFR2:16,ATR:16,U2AF1:14,MYCN:14,PPP2R1A:14,MET:13,ERBB3:11,BRAF:11,SF3B1:10,FOXA1:10,NFE2L2:10,SOS1:9,DICER1:8,CTNNB1:7,POLE:7,MDM2:6,CRIP3:5,SDHA:5,RAD21:4,RRAS2:4,ERCC2:3,AHR:3,RHOB:3,APOB:3,GRIN2A:3,KDR:3,TBC1D22B:3,CCND1:3,SPOP:3,C3orf70:2,HIST1H3B:2,ACTB:2,GAR1:2,FGFR3:2,RHOA:2,GNAS:2,PDGFRA:2,FLNA:2,RAC1:2…	PIK3CA:16,KRAS:10,PPP2R1A:7,EGFR:6,CHD4:3,ERCC2:2,MET:2,BRAF:2,ERBB3:2,FGFR2:2,NFE2L2:1,ERBB2:1,IGLL5:1,GRIN2A:1,SLC27A5:1,TRIM49C:1,TRIM49L2:1,ATR:1,MYC:1	TP53:77,PTEN:38,ARID1A:34,KMT2C:18,FBXW7:18,PIK3R1:16,ATM:13,BCOR:12,ZFHX3:12,MAP3K1:11,ARHGAP35:11,FAT1:10,APC:10,KMT2D:9,EP300:8,CTCF:8,KMT2B:8,PBRM1:6,INPPL1:6,SCAF4:6,ZMYM2:6,CTNND1:6,NF1:5,CHD3:5,CUX1:5,ATRX:4,KDM6A:4,CREBBP:4,GATA3:4,RB1:4,CDKN2A:4,BAP1:4,ATF7IP:4,MLL2:3,NCOR1:3,SMAD4:3,PDS5B:3,FOXA2:3,SIN3A:3,KANSL1:3,MLL3:2,ACVR2A:2,VHL:2,SETD2:2,NOTCH1:2,CIC:2,ALB:2,STK11:2,RNF43:2,MSH6:…	RB1:69,CDKN2A:47,PTEN:46,TP53:32,EP300:29,ARID1A:28,FBXW7:24,SMAD4:23,APC:23,FAT1:22,ATM:21,PIK3R1:20,BAP1:18,CTNND1:15,SETD2:15,NCOR1:14,SMAD2:12,CDH1:11,PBRM1:11,ARHGAP35:11,PDS5B:11,MLL3:10,CBFB:10,CTCF:10,CUX1:10,MAP2K4:9,MAX:9,RASA1:9,KIAA1267:8,NF1:8,MAP3K1:8,SIN3A:8,CREBBP:7,VHL:7,ATF7IP:7,ZFHX3:7,MLL:6,CASP8:6,STK11:6,MLL2:5,BRCA1:5,CHD3:5,CHD1:4,KDM6A:4,RBL2:4,ARID2:4,NSD1:4,HIF1A:4,SCAF…	TP53:37,PTEN:7,RB1:6,BAP1:6,VHL:6,SMAD4:5,CDH1:4,APC:4,ARID1A:3,FAT1:3,PBRM1:3,ATM:2,CREBBP:2,NCOR1:2,CBFB:2,PIK3R1:2,LATS1:2,KMT2D:2,MLL2:2,NF2:2,ARID2:2,STK11:2,ZFP36L1:1,NF1:1,NOTCH1:1,KDM6A:1,CIC:1,TSC2:1,MGA:1,NSD1:1,EP300:1,CTCF:1,MAP3K1:1,FBXW7:1	22:76,13:70,15:61,9:52,14:49,4:45,10:38,18:37,21:32,16:27,17:24,11:13,6:12,2:9,19:9,3:7,1:4,12:2,5:1	20:66,7:52,8:35,5:29,2:22,12:21,16:18,1:15,19:14,6:13,13:11,21:9,10:9,17:8,3:7,11:4,22:4,9:3,14:3,15:3,4:2	8p:98,17p:92,16q:56,3p:53,5q:52,9p:38,1p:35,6q:35,11p:32,18q:27,19p:27,4q:27,10q:25,11q:22,9q:17,4p:16,3q:8,2p:7,10p:7,18p:6,6p:6,2q:5,16p:5,17q:4,19q:3,20p:1,12p:1,12q:1	1q:88,5p:66,8q:65,6p:40,3q:39,7p:30,19q:29,20q:28,16p:28,10p:27,17q:27,12p:19,18p:17,2p:16,7q:10,9q:6,20p:6,2q:5,19p:4,11q:3,4p:3,17p:2,3p:1,16q:1,12q:1,8p:1,6q:1,10q:1	TP53:146,PIK3CA:103,8p:99,17p:94,PTEN:91,1q:88,13:81,22:80,RB1:79,20:66,5p:66,ARID1A:65,8q:65,15:64,KRAS:62,16q:57,9:55,3p:54,MYC:53,7:52,14:52,5q:52,CDKN2A:51,4:47,3q:47,10:47,6p:46,16:45,FBXW7:43,ERBB2:42,21:41,9p:38,EP300:38,PIK3R1:38,18:37,APC:37,6q:36,ATM:36,8:35,1p:35,FAT1:35,10p:34,16p:33,17:32,11p:32,19q:32,17q:31,2:31,19p:31,SMAD4:31,5:30,7p:30,CHD4:30,PPP2R1A:30,SOX17:30,20q:28,BAP1:28,…
70-74	PIK3CA:46,KRAS:23,CTNNB1:15,BRAF:14,CHD4:12,TAF1:10,ERBB2:9,PPP2R1A:9,NFE2L2:6,NRAS:6,CCND1:5,SPOP:5,MYC:4,GRIN2A:4,KEAP1:4,ERBB3:4,DICER1:4,ACVR1:4,SF3B1:3,TTN:3,ERBB4:3,GTF2I:3,ATR:3,POLE:3,AKT1:3,SOS1:3,SPTAN1:2,HRAS:2,GABRA6:2,MTOR:2,IDH1:2,EGFR:2,EIF1AX:2,FGFR2:2,SOX17:2,MYCN:2,PIK3R2:2,GNAQ:2,CLASP2:1,GAR1:1,BCLAF1:1,RHOA:1,FOXA1:1,MAPK1:1,PCBP1:1,SI:1,RAC1:1,CRIP3:1,APOB:1,SMARCA4:1,PIK3CG…	MYC:67,PIK3CA:50,KRAS:45,ERBB2:32,EGFR:25,BRAF:23,NFE2L2:15,SOX17:15,AKT1:14,MET:14,MYCN:14,CHD4:13,SOS1:13,PIK3R2:13,ERBB3:12,U2AF1:11,RAD21:10,KEAP1:9,ATR:9,FOXA1:8,FGFR2:8,NRAS:8,SRC:8,PPP2R1A:8,FGFR3:7,CTNNB1:6,HRAS:6,GNAS:6,MDM2:6,DICER1:6,IDH1:5,CRIP3:5,KDR:5,PIK3CG:5,TAF1:5,POLE:5,MAPK1:4,PDGFRA:4,RAC1:4,TRIM49L2:4,RRAS2:4,RHOA:3,SF3B1:3,FLNA:3,MYH9:3,TRRAP:3,CCND1:3,ERCC2:2,RHOB:2,HIST1H3…	PIK3CA:13,EGFR:8,KRAS:6,PPP2R1A:5,CHD4:4,NFE2L2:3,PDGFRA:2,GNA13:1,C3orf70:1,MYC:1,HRAS:1,MET:1,IDH1:1,KDR:1,ERBB3:1,RRAS2:1,FGFR2:1,U2AF1:1,ERBB2:1,SPOP:1	TP53:83,PTEN:36,ARID1A:35,FBXW7:21,PIK3R1:17,KMT2C:15,APC:14,FAT1:13,EP300:13,ARHGAP35:13,KMT2B:13,KMT2D:12,CDKN2A:12,ATM:10,CTCF:9,BCOR:9,ZFHX3:9,NOTCH1:7,NF1:7,CHD3:7,INPPL1:7,KANSL1:7,SIN3A:7,RB1:6,SMAD4:6,SCAF4:6,CASP8:5,MSH6:5,CUX1:5,ARID2:4,MAP3K1:4,MLL2:4,PBRM1:4,BAP1:4,RNF43:4,ZMYM2:4,MAP2K4:3,CDH1:3,MLL3:3,GATA3:3,SOX9:3,RASA1:3,ATF7IP:3,MAX:3,CTNND1:3,FOXA2:3,PDS5B:3,KDM6A:2,TCF7L2:2,AM…	CDKN2A:51,PTEN:49,RB1:46,ARID1A:33,TP53:29,SMAD4:29,FBXW7:25,BAP1:25,EP300:24,PIK3R1:22,FAT1:21,CTCF:20,SMAD2:20,ATM:19,APC:18,PBRM1:16,CBFB:15,NF1:14,RASA1:12,SETD2:10,MAP3K1:9,BRCA1:9,MLL3:9,MAX:9,SIN3A:9,KIAA1267:8,TGFBR2:8,ARID1B:8,CHD3:8,CASP8:7,STK11:7,NCOR1:6,CREBBP:6,CDH1:6,MAP2K4:6,MLL:6,ARHGAP35:6,CDK12:6,PDS5B:6,ARID2:5,CUL3:5,BRD7:5,RBM10:5,CUX1:5,PSIP1:4,CDKN1B:4,KDM6A:4,AXIN1:4,TSC2…	TP53:42,SMAD4:10,PTEN:9,PBRM1:7,VHL:7,RB1:6,APC:5,NF1:4,SETD2:4,CDH1:3,BAP1:3,ARID1A:3,FBXW7:3,ATRX:2,FAT1:2,RBM10:2,CMTR2:2,FTSJD1:2,KMT2A:1,MLL:1,PSIP1:1,CNOT1:1,CREBBP:1,NCOR1:1,CBFB:1,AMER1:1,FAM123B:1,KDM6A:1,NSD1:1,TGFBR2:1,STK11:1,NOTCH1:1,SMAD2:1,BMPR2:1,ARHGAP35:1,PIK3R1:1	22:80,13:67,15:57,14:53,4:45,18:43,21:43,10:42,9:37,11:23,17:22,16:20,6:11,19:8,2:7,3:7,1:6,5:5,12:1	20:73,7:65,8:34,13:25,12:23,2:18,5:15,6:12,16:10,1:9,19:7,21:7,3:7,22:6,18:5,17:5,10:5,15:4,9:4,14:4,11:3,4:2	17p:96,8p:86,16q:70,3p:63,5q:55,6q:51,1p:44,9p:37,18q:34,4q:32,9q:29,19p:25,11p:24,4p:18,11q:17,10q:15,10p:8,18p:5,16p:5,17q:5,2q:4,3q:4,2p:3,19q:3,7p:2,6p:2,12p:1	1q:93,8q:64,5p:57,3q:47,16p:41,20q:35,17q:28,6p:27,19q:25,10p:22,2p:22,7p:20,12p:17,18p:17,20p:11,7q:10,2q:7,11q:5,5q:3,3p:3,9q:3,17p:3,19p:2,6q:2,10q:2,1p:1,16q:1,12q:1,4p:1	TP53:154,PIK3CA:109,17p:99,PTEN:94,1q:93,13:92,22:86,8p:86,KRAS:74,20:73,MYC:72,ARID1A:71,16q:71,3p:66,7:65,8q:64,CDKN2A:63,15:61,5q:58,RB1:58,14:57,5p:57,6q:53,3q:51,21:50,FBXW7:49,18:48,4:47,10:47,16p:46,1p:45,SMAD4:45,ERBB2:42,9:41,PIK3R1:40,9p:37,EP300:37,BRAF:37,APC:37,FAT1:36,20q:35,EGFR:35,8:34,18q:34,17q:33,9q:32,BAP1:32,4q:32,16:30,10p:30,ATM:29,CTCF:29,6p:29,CHD4:29,19q:28,17:27,19p:27,…
75-79	PIK3CA:36,KRAS:21,BRAF:13,HRAS:6,CTNNB1:6,TTN:5,CHD4:5,ERBB3:4,SF3B1:4,GRIN2A:4,NFE2L2:4,PPP2R1A:4,FGFR3:3,GNAS:3,SOS1:3,FGFR2:3,DNAH5:3,AKT1:3,GTF2I:3,SPOP:3,TAF1:3,EIF1AX:3,GNAQ:3,GNA11:3,ERBB2:2,PCBP1:2,NRAS:2,GABRA6:2,SI:2,MTOR:2,U2AF1:2,ERBB4:2,OR4C16:2,POLE:2,ACVR1:2,CCND1:2,SPTAN1:1,RHOB:1,RXRA:1,ZEB2:1,ACTB:1,SF1:1,C3orf70:1,IDH1:1,FLNA:1,MAPK1:1,RHOA:1,KDR:1,KEAP1:1,PRKCB:1,MAP2K7:1,DICE…	PIK3CA:32,MYC:30,KRAS:28,ERBB2:22,EGFR:21,BRAF:14,SOX17:13,PPP2R1A:11,MDM2:10,AKT1:10,CHD4:9,SOS1:9,U2AF1:9,NFE2L2:8,FOXA1:8,NRAS:7,GNA13:6,FGFR3:6,PIK3R2:6,HIST2H2BE:5,ERBB3:5,CRIP3:5,FGFR2:5,SRC:5,C3orf70:4,ACTB:4,SF3B1:4,FLNA:4,MET:4,RAD21:4,SDHA:4,TRIM49L2:4,MYCN:4,HIST1H3B:3,AHR:3,CUL1:3,HRAS:3,CTNNB1:3,GNAS:3,KEAP1:3,PIK3CG:3,RRAS2:3,ERCC2:2,MAPK1:2,KRT15:2,RAC1:2,RHOA:2,MYH9:2,APOB:2,KDR:2…	PIK3CA:13,KRAS:5,MYC:4,BRAF:3,ERCC2:2,AKT1:2,EGFR:2,PPP2R1A:2,FGFR2:2,ERBB3:1,AHR:1,RHOB:1,ERBB2:1,KRT15:1,HRAS:1,RAC1:1,KEAP1:1,KIT:1,CHD4:1,SOX17:1,CYSLTR2:1	TP53:61,ARID1A:23,PTEN:19,FBXW7:15,KMT2D:11,APC:10,PIK3R1:10,RB1:9,FAT1:9,KMT2C:8,EP300:8,CTCF:8,BCOR:7,MAP3K1:5,ATM:5,KMT2B:5,KDM6A:4,MLL3:4,ARHGAP35:4,CHD3:4,SCAF4:4,ELF3:3,CDKN2A:3,MLL2:3,KANSL1:3,SOX9:3,ACVR2A:3,AMER1:3,ATF7IP:3,ZFHX3:3,CDKN1A:2,THRAP3:2,RBM10:2,PSIP1:2,STAG2:2,GATA3:2,NF1:2,TBX3:2,NOTCH1:2,SMAD4:2,USP9X:2,TCF7L2:2,CASP8:2,PBRM1:2,CREBBP:2,CTNND1:2,FOXA2:2,INPPL1:2,ZFP36L1:1,…	CDKN2A:41,RB1:38,PTEN:35,TP53:26,ARID1A:23,SMAD4:20,EP300:19,BAP1:18,CBFB:17,ATM:15,FAT1:14,NF1:13,PIK3R1:13,FBXW7:12,NCOR1:12,CTCF:12,RASA1:12,SMAD2:10,APC:9,MLL:8,CDH1:8,PBRM1:8,ARID2:7,PSIP1:7,CHD1:6,KIAA1267:6,MLL2:6,BRCA1:6,TGFBR2:6,ATRX:6,VHL:6,SETD2:6,STK11:6,CTNND1:5,CASP8:5,ARID1B:5,SIN3A:5,CHD3:5,CREBBP:4,DIAPH2:4,STAG2:4,PDS5B:4,BCOR:4,ZFHX3:4,MLL3:4,DDX3X:3,RBL2:3,TSC1:3,GPS2:3,KDM6A:…	TP53:19,PTEN:11,RB1:9,APC:6,SMAD4:5,PBRM1:5,CDH1:4,FBXW7:3,BAP1:3,VHL:2,KMT2A:1,MLL:1,ATM:1,KMT2C:1,MLL3:1,EP300:1,STK11:1,MAP3K1:1,PIK3R1:1,SETD2:1,ARID1A:1,ACVR2A:1,ATRX:1,DYRK1A:1	22:54,13:45,15:43,4:38,14:34,10:31,9:30,18:28,21:23,11:16,17:13,16:8,6:5,2:5,3:4,5:3,1:2,19:2,8:1,12:1	20:52,7:50,8:25,5:21,13:18,2:16,12:15,21:11,16:9,17:8,22:8,10:8,3:7,19:7,11:5,6:5,9:4,1:2,18:2,14:2,15:2	8p:63,17p:58,16q:45,6q:40,5q:36,3p:34,1p:33,18q:26,11p:24,9p:24,10q:20,19p:20,11q:16,4q:16,9q:15,4p:11,10p:7,3q:6,2q:5,16p:5,18p:4,6p:3,2p:2,19q:2,12q:1,17q:1	1q:74,5p:50,8q:38,3q:32,6p:29,20q:27,19q:21,16p:20,10p:19,12p:18,18p:17,7p:17,17q:12,2p:10,7q:8,20p:6,19p:3,9q:3,2q:2,6q:2,9p:1,16q:1,12q:1,17p:1,8p:1	TP53:106,PIK3CA:81,1q:74,PTEN:65,8p:64,13:63,22:62,17p:59,RB1:56,KRAS:54,20:52,5p:50,7:50,ARID1A:47,16q:46,15:45,CDKN2A:44,6q:42,10:39,8q:38,4:38,3q:38,14:36,5q:36,21:34,9:34,MYC:34,3p:34,1p:33,6p:32,FBXW7:30,18:30,BRAF:30,EP300:28,20q:27,SMAD4:27,18q:26,10p:26,8:26,ERBB2:25,16p:25,9p:25,APC:25,5:24,11p:24,PIK3R1:24,FAT1:23,19p:23,19q:23,EGFR:23,BAP1:22,18p:21,ATM:21,11:21,17:21,2:21,10q:20,CTCF:…
80-84	PIK3CA:19,KRAS:7,PPP2R1A:6,BRAF:5,CTNNB1:5,HRAS:4,NFE2L2:3,FOXA1:3,FGFR2:3,TAF1:3,DICER1:3,SI:2,KDR:2,MAP2K7:2,GTF2I:2,PIK3R2:2,ATR:2,CHD4:2,GNA11:2,KIAA0368:1,ERCC2:1,RHOB:1,SF3B1:1,MYC:1,GRIN2A:1,MYH9:1,RAC1:1,OR2G2:1,RAD21:1,PLCB1:1,ACVR1:1,MYCN:1,NRAS:1,POLE:1,CCND1:1,SPOP:1	MYC:24,PIK3CA:17,KRAS:12,ERBB2:10,MDM2:7,AKT1:7,SOX17:7,ERBB3:6,CHD4:6,FGFR2:6,FGFR3:5,FOXA1:5,U2AF1:5,PIK3R2:5,AHR:4,ERCC2:4,NRAS:4,EGFR:4,MET:4,CRIP3:4,ATR:4,HIST1H3B:3,NFE2L2:3,RAC1:3,FLNA:3,BRAF:3,PPP2R1A:3,POLE:3,CUL1:2,GAR1:2,C3orf70:2,HIST2H2BE:2,RHOA:2,ACTB:2,RHOB:2,CLASP2:2,CTNNB1:2,PCBP1:2,APOB:2,PIK3CG:2,RAD21:2,TAF1:2,DICER1:2,MYCN:2,RRAS2:2,SPOP:2,GNA13:1,SF3B1:1,GNAS:1,CD79B:1,PIM1:…	KRAS:6,AHR:2,EGFR:2,PIK3CA:2,ERBB2:2,PPP2R1A:2,CTNNB1:1,ERCC2:1,BRAF:1,CARD11:1,NFE2L2:1,HRAS:1,APOB:1,SOX17:1,CHD4:1	TP53:33,ARID1A:11,FBXW7:11,PTEN:10,APC:10,KMT2C:9,KMT2D:7,FAT1:5,EP300:5,KMT2B:5,ATM:4,ZFHX3:4,PIK3R1:4,ARHGAP35:4,FOXA2:4,ARID2:3,MLL2:3,KDM6A:3,GATA3:3,CASP8:3,BCOR:3,CHD3:3,KANSL1:2,ACVR2A:2,ALB:2,ZMYM2:2,MAX:2,CTCF:2,RB1:2,SCAF4:2,ELF3:1,CDKN1A:1,CREBBP:1,CDKN2A:1,EPHA2:1,MLL3:1,RBM10:1,STAG2:1,DIAPH2:1,KIAA1267:1,CDH1:1,MAP3K1:1,TBX3:1,CBFB:1,TCF7L2:1,SOX9:1,AMER1:1,B2M:1,AJUBA:1,HLA-B:1,SET…	PTEN:21,FBXW7:18,RB1:17,ARID1A:15,CDKN2A:14,EP300:14,FAT1:13,ATM:11,PIK3R1:11,CBFB:10,TP53:9,BAP1:7,NCOR1:6,PSIP1:6,KIAA1267:6,CTCF:6,SMAD4:6,ARID1B:6,TSC1:5,MLL3:5,BRCA1:5,CDH1:5,SMAD2:5,KDM6A:4,CREBBP:4,MAP2K4:4,MAX:4,ZFP36L1:3,CTNND1:3,MAP3K1:3,NF1:3,CASP8:3,STK11:3,RASA1:3,AXIN1:3,DYRK1A:3,SIN3A:3,CUX1:3,PDS5B:3,CHD3:3,CHD1:2,RBM5:2,STAG2:2,CDKN1B:2,HLA-A:2,HLA-B:2,BRD7:2,APC:2,RBM10:2,PBRM1:…	TP53:9,NF1:2,CDH1:2,KMT2D:2,MLL2:2,APC:2,SMAD4:2,PTEN:2,BAP1:2,RB1:2,TSC1:1,PIK3R1:1,KMT2C:1,MLL3:1,MAP2K4:1,TGFBR2:1,SMAD2:1,USP9X:1,ARID1A:1,AJUBA:1,VHL:1,ATRX:1,ATM:1	22:29,13:26,18:21,15:21,4:18,14:15,9:13,21:12,11:10,16:9,10:9,2:5,3:5,17:3,6:2,5:2,19:2,1:1	20:22,7:21,8:10,5:7,2:7,3:5,19:5,12:5,9:5,13:5,21:3,10:3,22:1,16:1,17:1,15:1,6:1,4:1	17p:39,8p:36,16q:26,6q:18,5q:14,10q:13,11p:13,3p:13,1p:11,19p:10,9p:10,4q:9,9q:8,18q:8,4p:6,11q:6,2q:3,17q:3,10p:2,16p:2,6p:2,12p:2,12q:1,3q:1	8q:30,1q:30,5p:16,3q:16,7p:15,20q:13,6p:13,2p:10,16p:9,12p:8,10p:8,19q:6,17q:5,20p:4,7q:3,9q:3,18p:2,3p:1,9p:1,12q:1,19p:1,2q:1	TP53:51,17p:39,PIK3CA:38,8p:36,PTEN:33,13:31,22:30,8q:30,1q:30,FBXW7:29,ARID1A:27,16q:26,KRAS:25,MYC:25,20:22,15:22,7:21,RB1:21,18:21,EP300:19,4:19,FAT1:18,9:18,6q:18,3q:17,5p:16,ATM:16,PIK3R1:16,CDKN2A:15,14:15,21:15,6p:15,7p:15,5q:14,3p:14,APC:14,20q:13,10q:13,11p:13,ERBB2:12,2:12,10:12,9q:11,19p:11,9p:11,CBFB:11,16p:11,1p:11,PPP2R1A:11,8:10,2p:10,KMT2C:10,16:10,3:10,11:10,12p:10,10p:10,KMT2D:9…
>=85	PIK3CA:18,BRAF:6,KRAS:6,CTNNB1:4,NFE2L2:3,DICER1:3,ERBB2:2,CHD4:2,GRIN2A:2,NRAS:2,ATR:2,PPP2R1A:2,FOXA1:1,PCBP1:1,GNAS:1,GTPBP4:1,KIT:1,MUC16:1,THSD7B:1,TTN:1,HRAS:1,ERBB4:1,MAP2K7:1,CCND1:1,MYC:1,POLE:1,SPOP:1,TAF1:1,ACVR1:1,FGFR2:1,GNA11:1	MYC:14,KRAS:11,PIK3CA:9,ERBB2:6,MYCN:5,SOX17:5,FOXA1:4,ATR:4,NRAS:4,AKT1:3,CHD4:3,FLNA:3,CTNNB1:3,SRC:3,PPP2R1A:3,AHR:2,GNA13:2,HIST1H3B:2,HIST2H2BE:2,RXRA:2,ERBB3:2,NFE2L2:2,CRIP3:2,SOS1:2,PIK3R2:2,FGFR2:2,U2AF1:2,C3orf70:1,ACTB:1,KIAA0368:1,CLASP2:1,CUL1:1,SF3B1:1,PDGFRA:1,MYH9:1,RAC1:1,MET:1,BRAF:1,EGFR:1,GRIN2A:1,KEAP1:1,SMARCA4:1,MDM2:1,TBC1D22B:1,TRIM49L2:1,TGFBR1:1,SPOP:1,TAF1:1,CCND1:1,RR…	ERBB2:2,RHOA:1,PIK3CA:1,SF3B1:1,FGFR2:1,KRAS:1,TAF1:1,CTNNB1:1,SOX17:1	TP53:19,PTEN:10,ARID1A:9,KMT2C:7,FBXW7:7,PIK3R1:6,MAP3K1:5,FAT1:5,MLL3:4,ACVR2A:4,BCOR:4,ATM:3,SOX9:3,APC:3,CHD3:3,ASXL2:2,EPHA2:2,KDM6A:2,NF1:2,AMER1:2,TCF7L2:2,EP300:2,KANSL1:2,SIN3A:2,INPPL1:2,RB1:2,SCAF4:2,ZFHX3:2,ARHGAP35:2,DIAPH2:1,ZFP36L1:1,NCOR1:1,TGIF1:1,AJUBA:1,CASP8:1,CDKN2A:1,HLA-B:1,KMT2D:1,MLL2:1,NOTCH1:1,KDM5C:1,RNF43:1,DNMT3A:1,CTNND1:1,ZMYM2:1,CTCF:1,ATF7IP:1,CUX1:1,KMT2B:1,MSH6:…	RB1:15,PTEN:10,BAP1:8,TP53:8,CBFB:7,CTCF:7,PIK3R1:7,SMAD4:7,EP300:6,ARID1A:6,CDKN2A:6,FBXW7:5,SMAD2:5,MLL2:4,FAT1:4,APC:4,ATM:3,CDH1:3,MAP3K1:3,TGFBR2:3,PBRM1:3,BCOR:3,ARHGAP35:3,MAX:3,SIN3A:3,ARID2:2,MLL:2,CREBBP:2,KIAA1267:2,CDKN1B:2,NCOR1:2,NF1:2,CASP8:2,SETD2:2,VHL:2,ARID1B:2,CTNND1:2,ASXL2:1,CNOT1:1,RBL2:1,ELF3:1,CDKN1A:1,CHD1:1,PSIP1:1,RBM5:1,THRAP3:1,ZFP36L1:1,MAP2K4:1,TBX3:1,BRCA1:1,HLA-B…	TP53:5,FBXW7:4,APC:3,CDH1:2,CBFB:1,MAP2K4:1,FAT1:1,VHL:1,PBRM1:1,ACVR2A:1,BRCA1:1,NF1:1,RB1:1	22:18,13:17,4:13,14:13,9:12,15:12,18:11,11:9,16:8,10:8,21:8,17:5,2:4,3:4,6:2,12:1	7:14,20:13,8:5,13:5,3:4,12:4,5:3,9:3,6:3,21:2,16:2,2:2,10:2,14:1	17p:17,8p:17,1p:13,6q:10,16q:10,5q:9,3p:9,10q:8,19p:8,11p:8,4q:8,9q:7,18q:6,11q:3,9p:3,4p:2,2q:2,18p:1,12p:1	1q:23,8q:20,5p:16,16p:11,20q:10,3q:9,10p:8,17q:5,2p:5,18p:3,19q:3,12p:3,6p:3,7q:2,7p:2,20p:1,12q:1,9p:1,4p:1,9q:1,17p:1,3p:1,19p:1,2q:1	TP53:32,PIK3CA:28,1q:23,13:22,PTEN:20,8q:20,RB1:18,22:18,17p:18,KRAS:18,8p:17,5p:16,FBXW7:16,9:15,MYC:15,ARID1A:15,14:14,7:14,4:13,20:13,1p:13,PIK3R1:13,15:12,18:11,16p:11,ERBB2:10,16:10,21:10,20q:10,6q:10,10:10,16q:10,3p:10,FAT1:10,APC:10,11:9,19p:9,5q:9,3q:9,EP300:8,3:8,10q:8,10p:8,11p:8,CBFB:8,MAP3K1:8,CTCF:8,BAP1:8,9q:8,4q:8,CTNNB1:8,KMT2C:7,SMAD4:7,BRAF:7,CDKN2A:7,BCOR:7,ATM:6,2:6,18q:6,NRAS…
