## Additional file 2 for "Novel Driver Strength Index highlights important cancer genes in TCGA PanCanAtlas patients": 2021_8_16_14_9_distribution_age_genes.tsv

Age group	SNA-based oncogenic events	CNA-based oncogenic events	Mixed oncogenic events	SNA-based tumor suppressor events	CNA-based tumor suppressor events	Mixed tumor suppressor events	Driver chromosome losses	Driver chromosome gains	Driver arm losses	Driver arm gains	Driver events of all classes
<25	IDH1:21,BRAF:15,KIT:3,NRAS:3,CTNNB1:2,PIK3CA:1,PTPN11:1,IDH2:1,SMARCA4:1,KEAP1:1,GRIN2A:1,TTN:1,AKT1:1,GNA11:1,SF3B1:1	KRAS:19,MDM2:11,NRAS:7,MYC:5,CRIP3:4,EGFR:3,IDH1:3,NFE2L2:2,BRAF:2,PIK3CA:2,APOB:2,EEF1A1:2,MYD88:1,PIM1:1,LZTR1:1,FGFR3:1,FLNA:1,HRAS:1,MAPK1:1,MYH9:1,RAC1:1,CREB3L3:1,KIT:1	TMSB4X:1,EGFR:1,APOB:1	TP53:18,ATRX:15,CIC:3,FAT1:1,LATS1:1,B2M:1,PIK3R1:1,ZBTB20:1,NIPBL:1,ARID1A:1,RPS6KA3:1,ARID1B:1,RB1:1,DNMT3A:1	TP53:8,FUBP1:5,ARID1A:4,CDKN2A:4,CSDE1:4,PRKAR1A:3,PTEN:3,RB1:3,BAP1:2,CASP8:2,MLL3:2,FBXW7:2,SMAD4:2,ARID2:2,TSC2:2,BRD7:2,MEN1:1,MAP3K1:1,TGFBR2:1,EP300:1,LATS1:1,PIK3R1:1,STAG2:1,MAX:1,CDKN2C:1,ARID1B:1,MLL:1,APC:1,NUP133:1,ATRX:1	TP53:4,ATRX:2,MEN1:1,NF1:1,AXIN1:1,BRD7:1	13:23,18:21,11:20,4:17,22:13,10:13,5:11,19:10,16:9,3:7,6:6,15:5,17:5,1:5,9:5,2:4,21:4,14:1	21:17,8:14,7:12,12:11,19:7,16:6,20:6,5:5,14:4,6:2,4:1,9:1,18:1,22:1,2:1,1:1,17:1	1p:16,17p:11,9p:7,4q:7,19q:7,3p:6,3q:5,8p:5,18q:4,10p:4,16q:4,11q:3,5q:3,11p:3,5p:3,9q:3,20p:3,6q:2,10q:2,1q:1,2p:1,6p:1,18p:1,16p:1,4p:1	12p:16,8q:9,1q:8,7p:7,5p:4,6p:4,2p:4,17q:3,19q:2,9q:2,3q:2,12q:1,4p:1,16q:1,5q:1,10p:1,4q:1,11p:1,17p:1,7q:1,8p:1	TP53:30,IDH1:24,13:23,18:22,21:21,11:20,KRAS:19,4:18,ATRX:18,19:17,BRAF:17,5:16,1p:16,12p:16,16:15,22:14,8:14,10:13,7:12,17p:12,12:11,MDM2:11,NRAS:10,1q:9,19q:9,8q:9,6:8,4q:8,3:7,9p:7,5p:7,3q:7,7p:7,17:6,1:6,20:6,3p:6,8p:6,9:6,15:5,2p:5,2:5,9q:5,16q:5,10p:5,6p:5,ARID1A:5,MYC:5,FUBP1:5,14:5,5q:4,11p:4,CDKN2A:4,18q:4,EGFR:4,RB1:4,CRIP3:4,CSDE1:4,KIT:4,PRKAR1A:3,11q:3,PTEN:3,PIK3CA:3,17q:3,CIC:3,BRD…
25-29	IDH1:36,BRAF:15,PIK3CA:5,IDH2:4,HRAS:4,NRAS:2,CTNNB1:1,CARD11:1,SMARCA4:1,KRAS:1,KIT:1	KRAS:17,PIK3CA:10,MDM2:10,EGFR:7,BRAF:6,MYC:5,ERBB2:4,NRAS:4,NFE2L2:3,SMARCA4:3,KIT:3,CHD4:2,FOXA1:2,AKT1:2,FGFR3:2,MAPK1:2,MET:2,PTPN11:2,CTNNB1:1,CD79B:1,HRAS:1,RHOA:1,IDH2:1,IDH1:1	KRAS:3,PIK3CA:1,EPAS1:1,KIT:1	TP53:35,ATRX:23,CIC:9,GATA3:2,PIK3R1:2,FBXW7:2,NOTCH1:2,ZBTB20:2,FAT1:1,HLA-B:1,EP300:1,KMT2C:1,B2M:1,CD70:1,EPHA2:1,NIPBL:1,ARID1A:1,HNF1A:1,RPS6KA3:1	CDKN2A:9,FUBP1:9,PTEN:8,TP53:7,BAP1:7,ARID1B:6,MAX:5,ARID1A:5,CDKN2C:5,RB1:4,MAP3K1:4,TGFBR2:4,LATS1:4,SMAD4:4,STK11:4,MLL3:3,CASP8:3,FBXW7:3,ARID2:3,NF1:2,FAT1:2,CUL3:2,PIK3R1:2,ZBTB20:2,SETD2:2,ATRX:2,PRKAR1A:1,BRCA1:1,TBX3:1,EP300:1,EPHA2:1,PBRM1:1,STAG2:1,KIF5B:1,NSD1:1,NOTCH1:1,CIC:1,NIPBL:1,MLL:1,CSDE1:1,PTMA:1	ATRX:4,KMT2C:2,MLL3:2,CASP8:2,PTEN:1,TGFBR2:1,STK11:1,NF2:1,TP53:1,ARID1A:1	13:24,18:19,4:16,11:15,22:14,5:14,10:11,9:6,21:6,15:4,6:4,16:4,1:3,2:3,14:3,17:2,19:2,3:2	21:16,7:14,8:14,12:11,20:9,5:4,14:4,17:3,2:2,4:2,16:2,18:2,11:2,15:2,19:1,3:1,9:1,22:1	6q:18,1p:17,17p:15,3p:13,19q:12,8p:10,4q:9,9p:8,5q:8,11q:7,11p:7,18q:6,10p:6,19p:5,3q:4,16q:4,10q:3,20p:3,4p:2,5p:2,9q:2,2p:1	12p:16,1q:15,2p:7,7p:6,19q:5,5p:5,8q:5,17q:4,20q:4,17p:4,8p:4,3q:3,20p:3,19p:2,16p:2,6p:2,18p:2,12q:1,11q:1,9q:1	TP53:43,IDH1:37,ATRX:29,13:24,21:22,18:21,KRAS:21,BRAF:21,17p:19,5:18,4:18,6q:18,1p:17,11:17,19q:17,12p:16,PIK3CA:16,22:15,1q:15,7:14,8:14,8p:14,3p:13,12:11,10:11,CIC:10,MDM2:10,20:9,PTEN:9,CDKN2A:9,4q:9,FUBP1:9,9p:8,2p:8,5q:8,11q:8,3q:7,19p:7,14:7,5p:7,BAP1:7,9:7,11p:7,EGFR:7,ARID1A:7,15:6,18q:6,10p:6,20p:6,7p:6,16:6,ARID1B:6,NRAS:6,2:5,MYC:5,TGFBR2:5,MLL3:5,CASP8:5,STK11:5,FBXW7:5,17:5,HRAS:5,8…
30-34	IDH1:65,BRAF:28,PIK3CA:14,NRAS:7,CTNNB1:6,SMARCA4:3,KRAS:2,IDH2:2,PTPN11:2,KIT:2,TAF1:2,AKT1:2,POLE:2,SPOP:2,ERBB3:1,PCBP1:1,GRIN2A:1,KDR:1,EIF1AX:1,HRAS:1,CCND1:1,DICER1:1,PPP2R1A:1,SOS1:1,ATR:1,CHD4:1	KRAS:27,MDM2:19,EGFR:13,PIK3CA:12,MYC:10,ERBB2:9,NRAS:7,BRAF:5,SMARCA4:4,KIT:4,NFE2L2:3,FGFR3:2,FOXA1:2,ERBB3:2,IDH1:2,PDGFRA:2,FLNA:2,RAC1:2,CLASP2:1,ERCC2:1,SF3B1:1,CHD4:1,AKT1:1,GABRA6:1,GLT8D2:1,KRT15:1,LZTR1:1,HRAS:1,MAPK1:1,MYH9:1,PTPN11:1,CRIP3:1,EEF1A1:1,CDK4:1,CTNNB1:1,FAM40A:1,TBC1D22B:1,TRRAP:1,POLE:1	PIK3CA:2,BRAF:2,KRAS:2,ERBB2:1,EGFR:1,KIT:1,SOX17:1	TP53:56,ATRX:34,CIC:9,ARID1A:8,KMT2C:7,EP300:6,NOTCH1:6,RB1:6,NF1:5,NIPBL:5,PTMA:5,FBXW7:4,PTEN:4,KMT2D:3,ATM:3,FAT1:2,SMAD4:2,PIK3R1:2,MAX:2,CTCF:2,KMT2B:2,MSH6:2,PBRM1:2,SCAF4:2,CDKN1A:1,KDM6A:1,CDH1:1,GATA3:1,MAP2K4:1,STK11:1,LATS1:1,MLL2:1,ARID2:1,ALB:1,AMER1:1,APC:1,TGIF1:1,ARHGAP35:1,ATF7IP:1,BCOR:1,CTNND1:1,KANSL1:1,MAP3K1:1,SIN3A:1,ZFHX3:1,ZMYM2:1,MLL3:1,CUX1:1,INPPL1:1	PTEN:21,CDKN2A:17,ARID1A:16,FUBP1:14,RB1:11,TP53:10,CDKN2C:9,SMAD4:8,ARID2:7,ATRX:7,BAP1:6,MAX:6,EP300:5,PIK3R1:5,FBXW7:5,TGFBR2:5,LATS1:4,MLL3:4,ARID1B:4,CBFB:3,CASP8:3,MLL2:3,CHD8:3,SETD2:3,ATM:2,STK11:2,FAT1:2,MAP3K1:2,PBRM1:2,APC:2,SMAD2:2,STAG2:2,VHL:2,CIC:2,ASXL2:1,PSIP1:1,MAP2K4:1,NCOR1:1,CDKN1B:1,KLF5:1,NOTCH1:1,NF1:1,TCF12:1,KDM6A:1,NF2:1,CUL4B:1,ZBTB20:1,AXIN1:1,TSC2:1,FAM123B:1,TGIF1:1…	BAP1:5,TP53:4,CIC:4,RB1:3,ATRX:2,PTEN:2,FUBP1:2,KMT2C:1,MLL3:1,FBXW7:1,ARID1A:1,BRD7:1	13:36,18:30,22:24,10:21,11:19,4:17,5:16,9:13,14:9,15:8,21:8,2:7,6:7,17:7,16:5,1:4,3:3,19:3	7:28,8:19,20:19,21:19,12:16,19:10,5:7,17:6,14:5,16:3,1:3,15:3,4:2,3:1,2:1,22:1,11:1,6:1,9:1,10:1	1p:34,19q:25,6q:23,17p:21,9p:19,4q:17,11p:15,8p:15,16q:12,3p:11,11q:9,5q:9,18q:9,19p:7,10q:7,4p:6,10p:5,20p:5,9q:3,2q:2,12p:2,3q:1,6p:1,18p:1,5p:1,16p:1	1q:27,12p:27,8q:17,5p:12,7p:11,17q:10,20q:9,3q:9,2p:9,9q:6,10p:5,11q:5,16p:4,7q:4,8p:4,19q:3,12q:2,4p:2,6p:2,3p:2,19p:1,17p:1	TP53:70,IDH1:67,ATRX:43,13:36,BRAF:35,1p:34,KRAS:31,18:30,12p:29,7:28,PIK3CA:28,19q:28,21:27,1q:27,PTEN:27,22:25,ARID1A:25,5:23,6q:23,17p:22,10:22,11:20,RB1:20,4:19,9p:19,8:19,20:19,MDM2:19,8p:19,8q:17,4q:17,CDKN2A:17,12:16,FUBP1:16,11p:15,CIC:15,9:14,11q:14,14:14,EGFR:14,NRAS:14,17:13,19:13,3p:13,5p:13,16q:12,15:11,BAP1:11,EP300:11,7p:11,10p:10,ERBB2:10,MYC:10,17q:10,3q:10,FBXW7:10,SMAD4:10,9q:9…
35-39	IDH1:66,BRAF:33,PIK3CA:20,CTNNB1:7,NRAS:7,SMARCA4:5,KRAS:4,HRAS:3,IDH2:3,ERBB3:2,GNAS:2,EPAS1:2,TTN:2,ACVR1:2,DICER1:2,MYC:2,GNA11:2,GNAQ:2,MAPK1:1,SI:1,EGFR:1,PTPN11:1,GRIA2:1,RET:1,KDR:1,PIK3R2:1,FGFR2:1,ATR:1,POLE:1,SOS1:1,SPOP:1,TAF1:1,SF3B1:1,EIF1AX:1	MYC:24,KRAS:23,PIK3CA:20,ERBB2:12,EGFR:10,MDM2:10,SMARCA4:7,CHD4:5,AKT1:5,ERBB3:5,BRAF:5,CRIP3:5,FOXA1:4,SF3B1:4,MET:4,NFE2L2:3,MAPK1:3,HRAS:3,NRAS:3,GNAS:2,RAC1:2,MYH9:2,IDH1:2,KIT:2,MYCN:2,SOX17:2,CTNNB1:1,PCBP1:1,LZTR1:1,PDGFRA:1,FLNA:1,FGFR3:1,APOB:1,CREB3L3:1,AKT2:1,TRRAP:1,GTPBP4:1,HNRNPA2B1:1,PLCB1:1,SMURF2:1,ACVR1:1,PPP2R1A:1	PIK3CA:9,BRAF:2,KRAS:2,CTNNB1:1,ERBB2:1,MYC:1,IDH1:1,SMARCA4:1,TTN:1,POLE:1	TP53:57,ATRX:30,CIC:10,ARID1A:9,PTEN:8,NOTCH1:8,KMT2C:7,EP300:5,PIK3R1:5,KMT2D:4,RB1:4,FAT1:4,CDKN2A:4,INPPL1:4,GATA3:3,NF1:3,MAP3K1:3,FBXW7:3,ZFHX3:3,HLA-B:2,APC:2,PBRM1:2,SETD2:2,ARID2:2,NIPBL:2,ZBTB20:2,CUL4B:2,CDKN2C:2,ZMYM2:2,ATM:2,CTCF:2,KMT2B:2,PDS5B:2,SCAF4:2,PRKAR1A:1,NCOR1:1,MAP2K4:1,CBFB:1,MLL3:1,LATS1:1,SMAD4:1,BAP1:1,CASP8:1,NSD1:1,NKX2-1:1,ACVR2A:1,NUP133:1,FOXA2:1,ARHGAP35:1,ATF7IP…	CDKN2A:26,ARID1A:21,PTEN:20,TP53:19,RB1:17,FUBP1:16,BAP1:15,SMAD4:12,CDKN2C:12,CASP8:9,EP300:9,NF1:9,MAX:9,TGFBR2:8,ARID2:8,BRD7:8,PIK3R1:7,LATS1:7,ARID1B:7,MLL3:6,FBXW7:6,ATRX:6,BRCA1:5,CBFB:4,FAT1:4,SETD2:4,CSDE1:4,MAP2K4:3,MAP3K1:3,STK11:3,VHL:3,APC:3,CDK12:3,TOP2A:3,MEN1:2,CDH1:2,KDM6A:2,TBX3:2,NCOR1:2,MLL2:2,HLA-B:2,SMAD2:2,CUL3:2,PBRM1:2,NF2:2,CUL4B:2,AXIN1:2,TSC2:2,CTCF:1,CDKN1B:1,CYLD:1,K…	TP53:13,FUBP1:8,ATRX:4,CIC:3,ARID1A:2,RB1:2,PTEN:2,AXIN1:2,CBFB:1,NCOR1:1,KMT2C:1,MLL3:1,FBXW7:1,TGFBR2:1,VHL:1,ARID2:1,TSC2:1,NF2:1,NF1:1	13:41,22:39,4:25,18:24,10:20,11:19,14:19,15:16,21:15,2:13,9:12,17:11,1:10,6:9,3:8,5:6,16:4,19:1,8:1	7:32,8:21,20:21,12:19,5:15,21:14,16:11,19:10,14:8,17:6,1:5,2:5,4:4,13:3,6:3,3:2,22:2,15:2,9:1,10:1	1p:42,17p:37,8p:37,16q:30,19q:29,6q:26,4q:26,3p:23,5q:21,9p:19,11q:17,19p:11,11p:11,4p:10,10q:9,18q:9,9q:6,2q:6,10p:6,6p:5,20p:4,18p:3,16p:3,17q:3,7p:2,3q:2,2p:2,5p:2,12q:1	1q:39,8q:28,5p:21,3q:19,12p:15,7p:12,6p:11,16p:10,7q:10,10p:9,19q:9,17q:7,20q:7,20p:6,9q:4,19p:4,2p:3,11q:3,18p:2,3p:2,4p:2,8p:2,9p:1,17p:1,12q:1,18q:1	TP53:89,IDH1:69,PIK3CA:49,13:44,1p:42,22:41,BRAF:40,ATRX:40,1q:39,8p:39,17p:38,19q:38,7:32,ARID1A:32,16q:30,PTEN:30,CDKN2A:30,4:29,21:29,KRAS:29,8q:28,MYC:27,14:27,6q:26,4q:26,3p:25,18:24,FUBP1:24,RB1:23,5p:23,8:22,5:21,20:21,5q:21,3q:21,10:21,9p:20,11q:20,11:19,12:19,2:18,15:18,17:17,6p:16,BAP1:16,1:15,16:15,10p:15,19p:15,12p:15,7p:14,EP300:14,CIC:14,CDKN2C:14,ERBB2:13,9:13,16p:13,NF1:13,SMAD4:1…
40-44	IDH1:51,BRAF:26,PIK3CA:24,KRAS:13,NFE2L2:5,SF3B1:4,SMARCA4:4,NRAS:4,ERBB2:3,MYC:3,CTNNB1:3,HRAS:3,KEAP1:3,GNAQ:3,FGFR3:2,AKT1:2,IDH2:2,OR2G2:2,SI:2,POLE:2,SF1:1,ERBB3:1,GNAS:1,CARD11:1,IGLL5:1,PIM1:1,TMSB4X:1,FLNA:1,PTPN11:1,RET:1,MDM2:1,TTN:1,CHD4:1,ACVR1:1,ATR:1,TAF1:1,GNA11:1	MYC:39,PIK3CA:39,KRAS:34,EGFR:18,ERBB2:15,FOXA1:10,CHD4:8,BRAF:8,AKT1:7,MET:7,SMARCA4:7,MDM2:7,NFE2L2:6,NRAS:5,CTNNB1:4,SF3B1:4,SRC:4,MAPK1:3,GNAS:3,RAC1:3,CRIP3:3,RAD21:3,FGFR2:3,TBC1D22B:3,SOX17:3,KEAP1:2,FGFR3:2,SOS1:2,PIK3CG:2,TBCB:2,KIT:2,ACTB:1,ERBB3:1,PCBP1:1,CARD11:1,TMSB4X:1,HRAS:1,FLNA:1,IDH2:1,KDR:1,U2AF1:1,FAM40A:1,GRIN2A:1,HNRNPA2B1:1,MAP2K2:1,SLC27A5:1,ACTC1:1,CDK4:1,RHOA:1,TRIM49L2…	PIK3CA:9,KRAS:7,EGFR:3,AKT1:1,NFE2L2:1,ERBB2:1,MET:1,IDH1:1,HRAS:1,GNAQ:1	TP53:72,ATRX:24,ARID1A:14,KMT2C:10,APC:10,GATA3:9,PTEN:9,KMT2D:6,EP300:6,ATM:5,MAP3K1:5,CTCF:5,NOTCH1:5,CIC:5,RB1:4,FAT1:4,TCF7L2:4,CASP8:3,FBXW7:3,PIK3R1:3,NF1:3,PBRM1:3,BRCA1:2,MLL3:2,KLF5:2,AMER1:2,SMAD4:2,BTG2:2,B2M:2,CDKN2A:2,BAP1:2,ARID2:2,SETD2:2,CHD3:2,KMT2B:2,ZFHX3:2,BCOR:2,PDS5B:2,SCAF4:2,ZFP36L1:1,KDM6A:1,STAG2:1,CBFB:1,SMAD2:1,MAX:1,ACVR2A:1,HLA-A:1,HLA-B:1,VHL:1,NKX2-1:1,ZBTB20:1,NIP…	PTEN:44,RB1:35,SMAD4:30,TP53:29,ARID1A:29,BAP1:28,CDKN2A:24,EP300:20,TGFBR2:17,NF1:16,BRCA1:15,PIK3R1:15,STK11:13,CBFB:12,CASP8:12,FBXW7:12,FUBP1:12,LATS1:11,ATRX:10,MAP2K4:10,MAP3K1:10,FAT1:10,SMAD2:10,VHL:9,ARID1B:9,MLL3:7,NOTCH1:7,MAX:7,CDKN2C:7,NCOR1:6,KDM6A:6,PBRM1:6,SETD2:6,BRD7:6,CSDE1:5,CDH1:4,HLA-B:4,APC:4,CDK12:4,MLL:3,CTCF:3,ACVR2A:3,NSD1:3,RASA1:3,CIC:3,TSC2:3,CDKN1B:2,STAG2:2,ARID2:2…	TP53:19,PTEN:6,CIC:5,FUBP1:5,ATRX:4,KMT2C:3,MLL3:3,SMAD4:3,AXIN1:3,CDH1:2,NCOR1:2,ARID1A:2,STK11:2,RB1:2,ARID2:2,FBXW7:2,VHL:2,BAP1:1,KMT2D:1,MLL2:1,CASP8:1,FAT1:1,APC:1,SMAD2:1,NSD1:1,PBRM1:1,NF1:1,BRD7:1	13:53,22:49,10:40,14:38,18:33,4:33,21:33,15:20,9:20,11:18,17:16,6:15,2:13,1:13,3:9,5:6,16:6,19:4,12:1	7:51,20:41,8:31,12:21,16:20,17:15,13:12,2:11,19:10,5:10,21:8,3:4,15:4,9:3,14:3,11:3,1:2,6:2,22:2,4:1,18:1,10:1	17p:60,8p:57,6q:47,16q:43,3p:43,1p:38,5q:31,9p:27,19p:26,11q:22,10q:21,4q:21,18q:20,11p:19,19q:17,4p:11,2q:8,9q:7,10p:6,18p:3,6p:3,3q:3,7p:3,2p:2,20p:2,17q:1,12p:1,12q:1	1q:71,8q:48,5p:37,3q:37,16p:26,6p:24,20q:21,12p:18,19q:17,7p:16,17q:13,2p:12,10p:8,11q:8,7q:7,20p:7,19p:6,12q:3,18p:3,9q:3,4p:2,4q:1,9p:1,8p:1,3p:1,5q:1,17p:1	TP53:120,PIK3CA:72,1q:71,13:65,17p:61,PTEN:59,8p:58,KRAS:54,IDH1:52,22:51,7:51,8q:48,6q:47,ARID1A:45,3p:44,16q:43,MYC:42,20:41,RB1:41,10:41,14:41,21:41,3q:40,ATRX:38,1p:38,5p:37,SMAD4:35,18:34,4:34,19q:34,BRAF:34,19p:32,5q:32,8:31,BAP1:31,17:31,11q:30,9p:28,6p:27,16:26,16p:26,CDKN2A:26,EP300:26,2:24,15:24,9:23,12:22,4q:22,20q:21,11:21,10q:21,EGFR:21,18q:20,NF1:20,12p:19,11p:19,ERBB2:19,7p:19,PIK3…
45-49	PIK3CA:48,IDH1:31,BRAF:26,KRAS:18,CTNNB1:15,NFE2L2:8,CHD4:6,AKT1:6,NRAS:6,HRAS:5,ERBB2:4,SF3B1:4,SMARCA4:4,POLE:4,TAF1:4,DICER1:4,GNA11:4,ERBB3:3,GRIN2A:3,SI:3,MTOR:3,TTN:3,FGFR2:3,SOS1:3,ERCC2:2,FOXA1:2,PCBP1:2,IDH2:2,KEAP1:2,SPOP:2,ACVR1:2,ATR:2,SOX17:2,PPP2R1A:2,GNA13:1,AHR:1,SPTAN1:1,GNAS:1,CARD11:1,MYD88:1,GLT8D2:1,LZTR1:1,MYH9:1,FGFR3:1,MET:1,CRIP3:1,APOB:1,DNAH5:1,SLC27A5:1,TBCB:1,ERBB4:1,…	MYC:80,PIK3CA:75,KRAS:46,ERBB2:38,EGFR:27,NFE2L2:20,BRAF:20,FOXA1:17,AKT1:15,MET:14,CHD4:12,FLNA:12,ERBB3:11,MDM2:11,FGFR3:9,SF3B1:8,MAPK1:8,RAC1:8,SRC:8,GNAS:7,CTNNB1:7,HRAS:7,AHR:6,NRAS:6,KEAP1:6,CREB3L3:6,CRIP3:6,SMARCA4:5,KDR:4,RAD21:4,ACTB:3,HIST2H2BE:3,C3orf70:3,GAR1:3,RXRA:3,MYH9:3,TRRAP:3,CUL1:2,GNA13:2,ERCC2:2,HIST1H3B:2,RHOB:2,TMSB4X:2,PDGFRA:2,ITGB1:2,IDH1:2,EEF1A1:2,U2AF1:2,PIK3CG:2,T…	PIK3CA:12,EGFR:6,KRAS:4,NFE2L2:3,BRAF:2,BCLAF1:1,ERBB2:1,MYC:1,AKT1:1,PIM1:1,CARD11:1,HRAS:1,MET:1,SMARCA4:1,SOS1:1,KDR:1,NOMO1:1,TBC1D22B:1,KIT:1	TP53:94,ARID1A:22,PTEN:21,KMT2C:19,FBXW7:19,APC:17,KMT2D:15,FAT1:14,ATRX:13,ATM:12,GATA3:11,PIK3R1:9,NOTCH1:9,CDKN2A:8,EP300:8,NF1:8,CIC:8,MLL3:6,MAP3K1:6,CTCF:6,CASP8:5,RB1:5,ARID2:5,SIN3A:5,CDH1:4,SOX9:4,ATF7IP:4,CHD3:4,MSH6:4,SCAF4:4,ZFHX3:4,ZMYM2:4,MLL2:3,BAP1:3,TBX3:3,PBRM1:3,ZBTB20:3,BCOR:3,CUX1:3,KANSL1:3,KMT2B:3,CDKN1A:2,CDKN1B:2,NCOR1:2,ACVR2A:2,TCF7L2:2,MAX:2,SMAD4:2,NSD1:2,RASA1:2,NIPB…	RB1:65,PTEN:55,BAP1:51,CDKN2A:49,SMAD4:44,EP300:31,TP53:30,ARID1A:27,CBFB:21,PIK3R1:21,SMAD2:20,KDM6A:18,TGFBR2:18,NCOR1:17,MAP3K1:17,CASP8:17,FBXW7:15,CDH1:15,SETD2:15,BRD7:15,NF1:14,APC:13,STK11:12,VHL:12,MAP2K4:11,CDKN2C:11,BRCA1:10,PBRM1:10,ARID1B:10,FAT1:9,FUBP1:9,MLL3:8,CDKN1B:8,RASA1:8,MAX:7,CHD8:7,HIF1A:7,LATS1:6,HLA-B:6,NSD1:6,CUL3:6,ARID2:6,TSC2:6,ATRX:5,ATM:5,CHD1:5,MLL:5,PSIP1:5,ACVR2…	TP53:39,PTEN:12,VHL:9,RB1:8,FUBP1:8,APC:6,PBRM1:6,SMAD4:5,MAP2K4:4,CDH1:4,BAP1:4,NSD1:4,CBFB:3,CIC:3,NF1:2,STK11:2,LATS1:2,RASA1:2,SETD2:2,ARID1A:2,MLL:2,AXIN1:2,ATRX:2,KDM6A:1,RBL2:1,ASXL2:1,THRAP3:1,USP9X:1,BRCA1:1,FBXW7:1,KMT2C:1,MLL3:1,EP300:1,ATM:1,NOTCH1:1,BRD7:1,ALB:1,ARHGAP35:1,FAT1:1,ARID2:1	13:86,22:82,14:66,15:57,10:54,18:45,4:45,21:44,9:33,11:27,3:15,1:14,2:14,17:14,16:13,6:10,19:9,5:6,8:1	7:88,20:80,12:38,8:32,5:29,16:20,13:19,19:17,21:15,2:15,1:14,17:14,14:11,3:8,22:5,4:4,11:4,15:4,9:3,6:3,18:2	17p:110,8p:101,16q:81,3p:81,1p:72,5q:69,6q:64,9p:42,18q:38,4q:35,4p:33,10q:30,19p:25,11q:24,19q:23,11p:17,2q:12,18p:8,10p:8,6p:8,9q:6,7p:5,2p:4,3q:4,16p:2,12p:2,12q:1	1q:95,8q:83,5p:69,3q:62,16p:46,20q:37,17q:35,12p:33,6p:30,7p:26,10p:21,7q:17,19q:15,2p:12,18p:10,9q:6,11q:6,20p:5,12q:5,19p:5,2q:4,5q:3,4p:3,9p:2,8p:2,18q:1,1p:1,4q:1,16q:1,3p:1	TP53:163,PIK3CA:135,17p:110,13:105,8p:103,1q:95,7:88,PTEN:88,22:87,8q:83,16q:82,3p:82,MYC:81,20:80,RB1:78,14:77,1p:73,5q:72,5p:69,KRAS:68,3q:66,6q:64,15:61,21:59,BAP1:58,CDKN2A:57,10:54,ARID1A:51,SMAD4:51,4:49,16p:48,BRAF:48,18:47,9p:44,ERBB2:43,EP300:40,18q:39,12:38,19q:38,6p:38,20q:37,9:36,4p:36,4q:36,APC:36,5:35,12p:35,FBXW7:35,17q:35,8:33,16:33,EGFR:33,IDH1:33,11:31,NFE2L2:31,7p:31,10q:30,19p…
50-54	PIK3CA:70,BRAF:36,IDH1:35,KRAS:28,CTNNB1:22,NRAS:10,CHD4:9,NFE2L2:8,KEAP1:8,DICER1:8,POLE:7,ERBB3:6,ERBB2:6,SMARCA4:6,SPOP:6,SOS1:6,ATR:6,GNAQ:6,AKT1:5,TAF1:5,FGFR2:5,PPP2R1A:5,HRAS:4,SF3B1:4,FGFR3:3,OR2G2:3,CCND1:3,GNA11:3,MYC:2,EGFR:2,GABRA6:2,RHOA:2,APOB:2,KDR:2,PIK3CG:2,GTF2I:2,RRAS2:2,EIF1AX:2,RHOB:1,GNAS:1,MYD88:1,PIM1:1,KRT15:1,PDGFRA:1,GLT8D2:1,SI:1,IDH2:1,EEF1A1:1,U2AF1:1,GRIN2A:1,FOXA1:…	MYC:122,PIK3CA:91,KRAS:63,ERBB2:45,BRAF:45,EGFR:35,NFE2L2:27,MET:25,FOXA1:23,CHD4:17,FLNA:16,KEAP1:16,CRIP3:15,AKT1:14,MAPK1:12,MDM2:11,CTNNB1:11,RAC1:11,GNAS:10,MYH9:10,NRAS:8,HRAS:7,FGFR3:7,SF3B1:7,SOS1:7,GNA13:6,EEF1A1:6,IDH1:6,SOX17:6,AHR:5,ERCC2:5,PDGFRA:5,RAD21:5,FGFR2:5,ERBB3:5,HIST1H3B:4,RHOA:4,LZTR1:4,SMARCA4:4,APOB:4,CREB3L3:4,SPOP:4,SDHA:4,GAR1:3,HIST2H2BE:3,C3orf70:3,KDR:3,U2AF1:3,HNR…	EGFR:18,PIK3CA:15,KRAS:12,NFE2L2:5,FGFR3:3,MET:3,CHD4:2,BRAF:2,CTNNB1:2,KDR:2,FGFR2:2,C3orf70:1,SMARCA2:1,HIST1H3B:1,ERBB2:1,AKT1:1,ERBB3:1,PDGFRA:1,MYH9:1,ITGB1:1,HRAS:1,TRIM49C:1,TRIM49L2:1,MYC:1,ATR:1,SOX17:1,GNAQ:1	TP53:148,ARID1A:42,PTEN:33,FAT1:26,KMT2C:24,KMT2D:20,FBXW7:19,PIK3R1:19,APC:19,CTCF:18,CDKN2A:16,ATM:15,KMT2B:14,NOTCH1:12,RB1:12,ZFHX3:12,EP300:11,SCAF4:11,ATRX:10,CIC:10,CUX1:10,NF1:9,MAP3K1:9,ARHGAP35:9,KANSL1:9,CHD3:9,MSH6:8,SIN3A:8,ZMYM2:8,PDS5B:8,PBRM1:7,BCOR:7,GATA3:6,INPPL1:6,CTNND1:6,ATF7IP:6,KDM6A:5,STAG2:5,BAP1:5,NSD1:5,SETD2:5,BRCA1:4,MLL3:4,ZBTB20:4,CDH1:3,CASP8:3,AMER1:3,FOXA2:3,CDK…	CDKN2A:100,PTEN:90,RB1:86,BAP1:63,SMAD4:60,TP53:55,ARID1A:50,PIK3R1:42,TGFBR2:30,SETD2:29,EP300:25,RASA1:25,CBFB:24,ARID2:23,SMAD2:23,FBXW7:22,APC:22,NF1:21,CASP8:21,MLL:20,KDM6A:18,CDH1:18,MAP2K4:17,STK11:17,PBRM1:17,CUL3:17,BRD7:17,ATM:16,ARID1B:16,FUBP1:16,NCOR1:15,FAT1:15,BRCA1:15,VHL:14,ATRX:12,MLL2:12,CDKN2C:11,MAP3K1:10,CDKN1B:10,TSC2:10,AXIN1:10,MLL3:9,CHD8:9,CTCF:8,CREBBP:7,NF2:7,CDKN1A:…	TP53:53,PTEN:18,VHL:17,PBRM1:13,RB1:8,APC:7,BAP1:6,FUBP1:6,CDH1:5,STK11:5,SMAD4:5,MLL3:4,ATRX:4,SETD2:4,CIC:4,MAP2K4:3,NCOR1:3,FBXW7:3,KMT2C:3,NSD1:3,ARID2:2,STAG2:2,EP300:2,CBFB:2,NF1:2,FAT1:2,ARID1A:2,TSC1:1,GPS2:1,BRCA1:1,CTCF:1,CASP8:1,KMT2D:1,MLL2:1,TCF12:1,RASA1:1,NOTCH1:1,ACVR2A:1,BRD7:1,ATM:1,MGA:1,DYRK1A:1	13:102,22:93,14:78,15:77,10:77,4:75,18:74,21:72,9:50,11:35,17:24,2:23,3:21,6:17,1:14,19:11,16:10,5:5,8:1,12:1	7:131,20:115,8:48,12:44,5:39,19:31,16:24,17:22,13:20,21:18,2:18,14:15,3:10,22:10,1:8,11:8,6:8,9:7,15:5,4:4,18:4,10:4	8p:153,17p:148,16q:110,3p:109,6q:98,1p:91,5q:87,9p:71,18q:52,10q:49,19p:39,11q:39,4q:38,4p:37,11p:35,19q:25,9q:22,18p:18,2q:15,10p:13,3q:9,6p:8,2p:7,12p:5,7p:4,17q:2,16p:1	1q:142,8q:120,5p:90,3q:82,16p:59,20q:55,17q:48,19q:43,6p:43,7p:40,2p:34,12p:33,10p:30,9q:19,18p:19,7q:18,20p:13,12q:7,11q:7,19p:6,2q:6,4p:5,5q:3,16q:2,3p:2,8p:2,17p:1,4q:1,9p:1	TP53:256,PIK3CA:176,8p:155,17p:149,1q:142,PTEN:141,7:131,MYC:125,13:122,8q:120,CDKN2A:116,20:115,16q:112,3p:111,RB1:106,22:103,KRAS:103,6q:98,ARID1A:94,14:93,3q:91,1p:91,21:90,5q:90,5p:90,BRAF:83,15:82,10:81,4:79,18:78,BAP1:74,9p:72,19q:68,SMAD4:67,PIK3R1:61,16p:60,9:57,20q:55,EGFR:55,18q:52,ERBB2:52,6p:51,17q:50,8:49,10q:49,APC:48,17:46,11q:46,12:45,19p:45,5:44,7p:44,FBXW7:44,11:43,10p:43,FAT1:4…
55-59	PIK3CA:88,CTNNB1:46,KRAS:31,BRAF:25,TAF1:21,IDH1:20,POLE:14,NFE2L2:13,NRAS:11,CHD4:10,SPOP:10,FGFR3:9,SOS1:9,HRAS:8,SI:8,FGFR2:8,ERBB3:7,KEAP1:7,CCND1:7,GNA11:7,PPP2R1A:6,ATR:6,ERBB2:5,ACVR1:5,FOXA1:4,GRIN2A:4,ERBB4:4,AHR:3,AKT1:3,EGFR:3,PIK3R2:3,MYCN:3,HIST1H3B:2,RHOA:2,ACTB:2,MYH9:2,ITGB1:2,MTOR:2,SMARCA4:2,GNAS:2,APOB:2,MYC:2,THSD7B:2,TTN:2,DICER1:2,GNAQ:2,BCLAF1:1,SF1:1,CLASP2:1,ERCC2:1,KIAA0…	MYC:129,PIK3CA:111,KRAS:77,EGFR:64,ERBB2:58,BRAF:53,NFE2L2:41,CHD4:24,MET:22,FOXA1:21,KEAP1:21,ERBB3:20,CRIP3:20,HRAS:18,AKT1:17,IDH1:17,FLNA:17,MDM2:16,RAD21:16,SOX17:16,AHR:15,RAC1:14,CTNNB1:11,APOB:11,GNA13:10,MYH9:10,FGFR2:10,SRC:10,MAPK1:9,SDHA:9,NRAS:8,CREB3L3:8,SOS1:8,TRIM49L2:8,TGFBR1:8,FGFR3:7,HIST1H3B:7,PDGFRA:7,GNAS:7,GRIN2A:7,MYCN:7,C3orf70:6,HIST2H2BE:6,SMARCA4:6,EEF1A1:6,RXRA:5,CUL1…	PIK3CA:24,EGFR:15,KRAS:13,NFE2L2:7,BRAF:5,ERBB2:3,CARD11:2,MET:2,CTNNB1:2,RAD21:2,HIST1H3B:1,AKT1:1,FGFR3:1,SMARCA4:1,PIK3CG:1,TTN:1,GRIN2A:1,NRAS:1,CHD4:1,MYC:1,TAF1:1,PPP2R1A:1	TP53:150,PTEN:57,ARID1A:54,KMT2D:32,FAT1:30,PIK3R1:29,EP300:28,KMT2C:26,FBXW7:25,CTCF:25,ATM:21,KMT2B:21,APC:20,BCOR:18,CDKN2A:17,MAP3K1:17,ARHGAP35:17,RB1:16,CHD3:16,ZFHX3:16,KANSL1:14,INPPL1:13,MSH6:11,CUX1:11,KDM6A:10,MLL2:10,ARID2:10,NOTCH1:10,PDS5B:10,SIN3A:10,PBRM1:9,CTNND1:8,ZMYM2:8,ATF7IP:8,SCAF4:7,GATA3:6,ATRX:6,SETD2:6,CIC:6,CASP8:5,HLA-B:5,NSD1:5,SMAD4:4,BAP1:4,CUL3:4,NF1:4,MAX:4,ALB:4…	PTEN:141,CDKN2A:128,RB1:103,TP53:68,SMAD4:67,BAP1:59,ARID1A:56,PIK3R1:51,RASA1:36,EP300:32,FBXW7:31,TGFBR2:25,FAT1:23,KDM6A:23,CBFB:23,NF1:23,CASP8:23,ARID1B:23,MLL:22,SMAD2:22,APC:20,PBRM1:18,BRD7:18,CUL3:16,SETD2:16,ATM:15,MAX:15,ARID2:15,CHD8:14,ATRX:12,NCOR1:12,CREBBP:12,MLL3:11,BRCA1:11,VHL:11,CDK12:11,CDKN2C:11,CHD3:11,MLL2:10,CTCF:10,STK11:10,ACVR2A:10,HLA-A:10,PSIP1:9,STAG2:9,NSD1:9,CHD1:…	TP53:66,PTEN:29,RB1:15,VHL:12,NF1:10,PBRM1:10,BAP1:7,APC:7,SETD2:7,STK11:6,FAT1:5,AXIN1:5,CDH1:4,ARID1A:4,SMAD4:4,CIC:4,KDM6A:3,NCOR1:3,STAG2:3,CREBBP:3,NSD1:3,CYLD:3,FUBP1:3,TSC2:3,MEN1:2,FBXW7:2,ATM:2,MAP2K4:2,MLL:2,CDKN2A:2,ATRX:2,DIAPH2:1,EPHA2:1,KMT2D:1,MLL2:1,RBM10:1,ELF3:1,MAP3K1:1,AJUBA:1,CUL3:1,NF2:1,ACVR2A:1,ARID1B:1,BRD7:1,MGA:1,NOTCH1:1,BRCA1:1,SMAD2:1,ARID2:1,PIK3R1:1,BCOR:1,CTCF:1	13:156,22:128,14:112,10:104,4:97,21:93,15:88,18:88,9:70,11:53,17:36,6:29,16:27,2:24,1:19,3:19,5:8,19:8,12:2	7:143,20:133,8:52,5:41,12:40,16:39,19:36,2:32,13:28,17:26,22:18,21:16,3:11,1:10,14:10,9:9,10:9,15:6,6:6,4:4,11:3,18:2	8p:198,17p:169,3p:131,5q:113,16q:107,1p:102,6q:100,9p:95,18q:70,19p:66,10q:62,11q:49,4q:46,4p:44,11p:34,9q:25,2q:17,10p:16,19q:15,6p:13,18p:7,3q:7,16p:6,2p:5,7p:4,12p:4,20p:2,17q:1	1q:173,8q:160,5p:105,3q:102,20q:69,7p:63,17q:60,6p:56,16p:48,12p:46,19q:44,2p:43,18p:30,10p:29,9q:22,20p:20,7q:19,12q:9,4p:9,19p:9,11q:5,3p:5,5q:4,17p:4,2q:3,9p:2	TP53:284,PTEN:227,PIK3CA:223,8p:198,13:184,17p:173,1q:173,8q:160,CDKN2A:147,22:146,7:143,3p:136,RB1:134,20:133,MYC:132,14:122,KRAS:121,5q:117,ARID1A:114,10:113,21:109,3q:109,16q:107,5p:105,1p:102,4:101,6q:100,9p:97,15:94,18:90,BRAF:83,EGFR:82,PIK3R1:81,9:79,19p:75,SMAD4:75,18q:70,BAP1:70,20q:69,6p:69,7p:67,16:66,ERBB2:66,17:62,10q:62,NFE2L2:61,17q:61,EP300:60,CTNNB1:59,19q:59,FAT1:58,FBXW7:58,2:5…
60-64	PIK3CA:95,KRAS:41,BRAF:37,CTNNB1:34,KEAP1:17,IDH1:16,PPP2R1A:13,ERBB2:12,HRAS:12,SI:12,SPOP:12,NRAS:11,CHD4:11,NFE2L2:10,GRIN2A:9,TAF1:9,FOXA1:8,AKT1:7,TTN:7,GNAQ:7,FGFR3:6,SMARCA4:5,FGFR2:5,PIK3R2:5,RHOB:4,RHOA:4,ERBB3:4,SF3B1:4,GNAS:4,OR2G2:4,GTF2I:4,POLE:4,ERCC2:3,CUL1:3,GABRA6:3,MTOR:3,MET:3,EGFR:3,KDR:3,U2AF1:3,ATR:3,GNA11:3,RXRA:2,SF1:2,MAPK1:2,CD79B:2,MYC:2,APOB:2,PCBP1:2,COL5A1:2,DNAH5:2,…	MYC:152,PIK3CA:131,KRAS:77,BRAF:71,ERBB2:61,EGFR:60,MET:45,NFE2L2:42,SOX17:33,NRAS:26,KEAP1:26,ERBB3:21,CRIP3:21,CTNNB1:20,CHD4:20,HRAS:19,MYH9:19,AKT1:18,MYCN:18,FGFR3:17,FOXA1:17,SOS1:17,FGFR2:17,RAD21:17,RAC1:16,AHR:15,IDH1:15,U2AF1:14,MDM2:13,FLNA:13,MAPK1:13,PIK3R2:13,HIST2H2BE:12,KDR:12,ACTB:11,PPP2R1A:11,C3orf70:10,GNAS:10,CREB3L3:10,PIK3CG:10,CUL1:9,GNA13:9,HIST1H3B:9,PDGFRA:9,ERCC2:8,KIA…	PIK3CA:26,EGFR:22,KRAS:19,NFE2L2:11,ERBB2:7,ERBB3:4,BRAF:4,GRIN2A:3,ERBB4:3,PPP2R1A:3,FGFR3:2,MYD88:2,MET:2,KEAP1:2,CHD4:2,FGFR2:2,SPOP:2,C3orf70:1,PDGFRA:1,FLNA:1,CRIP3:1,KDR:1,PIK3CG:1,HRAS:1,PCBP1:1,RHOA:1,MYCN:1,SOS1:1	TP53:185,ARID1A:63,PTEN:63,KMT2D:32,FBXW7:31,PIK3R1:30,APC:29,KMT2C:27,FAT1:24,ATM:18,RB1:17,CDKN2A:16,MAP3K1:13,NF1:13,CTCF:13,INPPL1:12,KMT2B:11,ZFHX3:11,EP300:10,STAG2:10,KDM6A:10,MLL3:10,PBRM1:10,CREBBP:9,NOTCH1:9,BCOR:9,CHD3:9,KANSL1:8,ARID2:8,ARHGAP35:8,TCF7L2:7,ATRX:7,NSD1:7,ALB:7,ZMYM2:7,SCAF4:6,SOX9:5,KDM5C:5,SETD2:5,MGA:5,RNF43:5,PDS5B:5,MSH6:5,CTNND1:5,ZFP36L1:4,CDKN1A:4,ELF3:4,DIAPH2:…	CDKN2A:144,PTEN:128,RB1:121,TP53:83,SMAD4:70,BAP1:65,ARID1A:64,PIK3R1:64,FBXW7:50,APC:46,FAT1:42,EP300:41,RASA1:39,CBFB:37,NF1:36,NCOR1:33,SETD2:31,MLL3:30,ATM:29,CASP8:29,SMAD2:28,MLL:27,TGFBR2:27,ATRX:26,KDM6A:26,PBRM1:26,MLL2:22,PSIP1:21,CUL3:21,ARID2:19,ARID1B:19,CREBBP:18,CDH1:18,BRCA1:17,STK11:17,NSD1:17,VHL:17,MAP2K4:16,CHD8:15,CHD1:14,STAG2:14,CHD3:14,MAX:13,HLA-A:13,BRD7:13,ARHGAP35:13,R…	TP53:85,PTEN:22,RB1:20,PBRM1:13,SMAD4:12,VHL:12,CDH1:11,APC:11,SETD2:8,FBXW7:7,BAP1:7,FAT1:6,ATM:6,ARID1A:5,EP300:5,NSD1:5,RASA1:5,ARID2:4,KMT2D:4,MLL2:4,NF2:4,STK11:4,TSC1:3,KDM6A:3,GPS2:3,NF1:3,ATRX:3,NOTCH1:3,CUL3:3,CIC:3,CREBBP:2,CDKN2A:2,RBM10:2,HLA-A:2,MGA:2,DDX3X:1,KMT2C:1,MLL3:1,STAG2:1,CNOT1:1,NCOR1:1,CBFB:1,LATS1:1,TGFBR2:1,HLA-B:1,FUBP1:1,ARID1B:1,AXIN1:1,RPS6KA3:1,TSC2:1,CMTR2:1,FTSJD…	22:169,13:160,14:135,15:125,18:123,9:103,4:101,10:90,21:89,11:55,17:35,6:31,16:26,2:21,3:21,19:15,1:11,5:5,8:2,12:2	20:183,7:159,8:72,12:55,5:52,2:43,16:42,17:35,19:33,13:33,3:28,21:25,22:20,1:19,6:18,14:18,9:9,10:7,15:5,11:4,4:3,18:2	17p:226,8p:223,16q:160,6q:142,3p:135,5q:132,1p:108,9p:103,18q:89,19p:71,10q:60,11p:59,4p:56,11q:44,4q:43,9q:30,10p:18,6p:16,2q:11,16p:11,18p:10,3q:10,19q:9,2p:5,20p:3,12q:3,12p:2,17q:2,7p:1	1q:209,8q:177,5p:141,3q:104,16p:75,17q:70,6p:68,7p:62,20q:60,19q:50,10p:44,12p:44,2p:44,18p:42,7q:28,20p:26,9q:22,11q:12,19p:10,12q:9,2q:5,4q:4,9p:3,16q:3,3p:3,5q:2,17p:2,10q:2,1p:1,4p:1,18q:1,8p:1,6q:1	TP53:353,PIK3CA:252,17p:228,8p:224,PTEN:213,1q:209,13:193,22:189,20:183,8q:177,16q:163,CDKN2A:162,7:159,RB1:158,MYC:154,14:153,6q:143,5p:141,3p:138,KRAS:137,5q:134,ARID1A:132,15:130,18:125,21:114,3q:114,9:112,BRAF:112,1p:109,9p:106,4:104,10:97,PIK3R1:94,18q:90,FBXW7:88,16p:86,APC:86,SMAD4:85,EGFR:85,6p:84,19p:81,ERBB2:80,BAP1:76,8:74,FAT1:72,17q:72,17:70,16:68,2:64,7p:63,NFE2L2:63,10p:62,10q:62,2…
65-69	PIK3CA:75,CTNNB1:37,KRAS:34,BRAF:26,NFE2L2:18,KEAP1:17,SPOP:16,SI:15,NRAS:13,GRIN2A:12,IDH1:12,ERBB2:11,FOXA1:9,PPP2R1A:9,TTN:8,CHD4:8,FGFR3:7,ERBB3:7,SF3B1:7,POLE:7,FGFR2:6,ERCC2:5,DICER1:5,RHOA:4,EEF1A1:4,KDR:4,SOS1:4,MUC16:4,ATR:4,TAF1:4,GNAQ:4,GNAS:3,MTOR:3,SMARCA4:3,OR2G2:3,ERBB4:3,OR4C16:3,PIK3R2:3,MYC:3,RXRA:2,CUL1:2,RHOB:2,SMARCA2:2,ZEB2:2,SPTAN1:2,CLASP2:2,GNA13:2,MDM2:2,MAPK1:2,MYH9:2,E…	MYC:142,PIK3CA:122,KRAS:85,BRAF:74,EGFR:67,ERBB2:65,NFE2L2:51,MET:30,RAD21:29,SOX17:29,CTNNB1:23,NRAS:23,FGFR2:23,ERBB3:21,ERCC2:19,CHD4:19,CRIP3:19,AHR:18,MDM2:18,RAC1:18,PIK3R2:18,FGFR3:17,AKT1:17,U2AF1:17,FOXA1:16,IDH1:16,FLNA:16,KEAP1:16,SOS1:16,ATR:16,HRAS:15,MYCN:14,PPP2R1A:14,HIST2H2BE:13,GNA13:13,C3orf70:12,HIST1H3B:12,MAPK1:12,MYH9:12,CLASP2:11,CUL1:11,SF3B1:11,APOB:10,RHOA:9,PIK3CG:9,AC…	PIK3CA:35,EGFR:19,KRAS:18,PPP2R1A:7,ERBB3:5,ERBB2:4,CTNNB1:4,NFE2L2:4,MET:3,GRIN2A:3,BRAF:3,CHD4:3,C3orf70:2,FGFR3:2,ERCC2:2,MYC:2,KEAP1:2,PIK3CG:2,TRIM49C:2,TRIM49L2:2,FGFR2:2,GNA13:1,AHR:1,CUL1:1,KIAA0368:1,HIST1H3B:1,SPTAN1:1,HIST2H2BE:1,SMARCA2:1,IGLL5:1,PDGFRA:1,RAC1:1,FLNA:1,RAD21:1,FOXA1:1,SLC27A5:1,NRAS:1,TRRAP:1,ATR:1	TP53:192,ARID1A:54,PTEN:46,KMT2D:40,APC:32,CDKN2A:28,FBXW7:25,KMT2C:24,FAT1:21,KDM6A:20,ATM:18,PIK3R1:18,EP300:15,BCOR:15,CREBBP:14,NF1:14,ARHGAP35:13,ZFHX3:12,MAP3K1:11,NOTCH1:9,ALB:9,ATRX:8,CTCF:8,NSD1:8,KMT2B:8,CDKN1A:7,KANSL1:7,RB1:7,BAP1:7,CHD3:7,RNF43:7,MLL3:6,MLL2:6,PBRM1:6,CUL3:6,NUP133:6,INPPL1:6,SCAF4:6,ZMYM2:6,CTNND1:6,STAG2:5,GATA3:5,SMAD4:5,STK11:5,CUX1:5,ARID2:4,CDH1:4,AMER1:4,ATF7I…	PTEN:149,CDKN2A:148,RB1:123,SMAD4:88,TP53:82,FBXW7:68,ARID1A:58,PIK3R1:57,RASA1:52,FAT1:48,EP300:48,BAP1:42,APC:40,ATM:38,SMAD2:38,SETD2:31,KDM6A:29,NCOR1:27,NF1:27,CREBBP:24,MLL:23,TGFBR2:23,PSIP1:20,MAX:20,ATRX:20,ARID2:19,CUL3:19,CHD3:18,ARHGAP35:17,CTNND1:16,MLL2:16,STK11:16,ARID1B:16,CHD1:15,PBRM1:15,HLA-A:14,NOTCH1:14,STAG2:13,CDH1:13,NSD1:13,RBL2:12,MLL3:12,CASP8:12,BRD7:12,CTCF:11,PDS5B:1…	TP53:92,PTEN:22,RB1:15,APC:14,SMAD4:11,VHL:11,PBRM1:9,FAT1:8,BAP1:7,NSD1:7,ARID1A:6,NCOR1:5,NF1:5,ATM:4,CDH1:4,RASA1:4,NF2:4,PSIP1:3,KDM6A:3,CREBBP:3,FBXW7:3,PIK3R1:3,ARID2:3,KMT2A:2,MLL:2,CBFB:2,LATS1:2,KMT2D:2,MLL2:2,NOTCH1:2,TGFBR2:2,CIC:2,STK11:2,CMTR2:2,FTSJD1:2,ZFP36L1:1,CNOT1:1,STAG2:1,RBM5:1,KMT2C:1,MLL3:1,TCF12:1,CYLD:1,NIPBL:1,ACVR2A:1,TSC2:1,AXIN1:1,MGA:1,SETD2:1,BRD7:1,EP300:1,CTCF:1,…	13:154,22:141,21:118,14:117,4:115,15:109,9:108,10:104,18:102,11:41,16:41,17:33,6:28,19:21,3:18,2:16,1:10,5:8,12:4	7:155,20:144,8:61,5:47,12:44,16:38,19:34,2:34,13:34,17:29,21:26,22:26,1:20,3:18,14:16,6:15,9:11,11:9,10:9,15:8,4:3,18:2	8p:248,17p:227,3p:159,5q:137,16q:117,6q:105,1p:102,9p:98,18q:83,10q:67,19p:63,11p:62,4p:60,4q:50,11q:47,9q:34,10p:30,3q:15,2q:14,16p:14,6p:12,18p:7,2p:7,19q:7,17q:4,12p:3,20p:2,12q:2	8q:189,1q:187,5p:157,3q:115,7p:84,20q:76,6p:75,17q:67,12p:57,19q:52,2p:50,16p:48,18p:47,10p:45,7q:33,20p:30,9q:23,19p:13,2q:9,3p:8,12q:7,4p:6,11q:6,17p:4,16q:2,11p:2,9p:2,4q:1,18q:1,8p:1,5q:1,6q:1,10q:1	TP53:366,8p:249,PIK3CA:232,17p:231,PTEN:217,8q:189,13:188,1q:187,CDKN2A:176,22:167,3p:167,5p:157,7:155,MYC:147,RB1:145,20:144,21:144,5q:138,KRAS:137,14:133,3q:130,9:119,16q:119,4:118,ARID1A:118,15:117,10:113,6q:106,18:104,SMAD4:104,BRAF:103,1p:102,9p:100,FBXW7:96,EGFR:88,6p:87,APC:86,7p:84,18q:84,ERBB2:80,16:79,PIK3R1:78,FAT1:77,20q:76,19p:76,10p:75,NFE2L2:73,17q:71,10q:68,4p:66,CTNNB1:64,11p:64,…
70-74	PIK3CA:70,KRAS:40,CTNNB1:34,BRAF:23,KEAP1:16,NFE2L2:14,ERBB2:12,CHD4:12,GRIN2A:10,TAF1:10,ERBB3:9,PPP2R1A:9,NRAS:8,HRAS:7,FGFR3:7,SI:7,SPOP:7,TTN:7,FOXA1:6,IDH1:6,RHOA:5,SF3B1:5,GTF2I:5,CCND1:5,GNAQ:5,MYC:4,SMARCA4:4,ERBB4:4,DICER1:4,ACVR1:4,RXRA:3,ERCC2:3,RHOB:3,GABRA6:3,MTOR:3,APOB:3,KDR:3,OR4C16:3,EIF1AX:3,ATR:3,POLE:3,AKT1:3,SOS1:3,SPTAN1:2,CLASP2:2,BCLAF1:2,GNAS:2,PCBP1:2,RAC1:2,EEF1A1:2,EGF…	MYC:125,PIK3CA:123,KRAS:94,EGFR:66,ERBB2:58,BRAF:58,NFE2L2:41,MET:34,RAD21:33,KEAP1:25,ERBB3:23,NRAS:20,HRAS:19,PIK3CG:18,CTNNB1:17,FGFR3:15,SOS1:15,SOX17:15,AHR:14,AKT1:14,MYCN:14,CHD4:13,U2AF1:13,FGFR2:13,SRC:13,PIK3R2:13,C3orf70:12,MDM2:12,CRIP3:12,RHOA:11,FOXA1:11,IDH1:11,HIST1H3B:10,HIST2H2BE:10,TRIM49L2:10,RAC1:9,GNAS:9,TGFBR1:9,ATR:9,CUL1:8,TRRAP:8,PPP2R1A:8,ERCC2:7,GNA13:7,CLASP2:7,PDGFRA…	KRAS:17,PIK3CA:17,EGFR:15,BRAF:7,NFE2L2:6,PPP2R1A:5,PDGFRA:4,CHD4:4,AHR:3,FGFR3:3,ERBB2:3,C3orf70:2,HRAS:2,KIAA0368:2,MYC:2,CRIP3:2,U2AF1:2,FOXA1:2,ERBB3:2,GNA13:1,BCLAF1:1,SF1:1,SMARCA2:1,HIST2H2BE:1,ACTB:1,RHOA:1,PIM1:1,CARD11:1,GABRA6:1,GLT8D2:1,FLNA:1,MET:1,IDH1:1,KDR:1,KEAP1:1,PIK3CG:1,SDHA:1,TTN:1,NOMO1:1,CTNNB1:1,RRAS2:1,FGFR2:1,SPOP:1	TP53:163,ARID1A:57,PTEN:45,KMT2D:39,FBXW7:34,APC:34,CDKN2A:25,KMT2C:22,ATM:22,PIK3R1:21,FAT1:20,EP300:19,MLL2:16,ARID2:15,ARHGAP35:14,NOTCH1:13,KMT2B:13,KDM6A:12,CTCF:12,RB1:11,RNF43:11,CASP8:10,SMAD4:10,BCOR:10,NF1:9,ZFHX3:9,KANSL1:8,CHD3:8,CREBBP:7,SETD2:7,ALB:7,RASA1:7,INPPL1:7,SIN3A:7,MLL3:6,ELF3:6,RBM10:6,CTNND1:6,PBRM1:6,BAP1:6,SCAF4:6,STAG2:5,SOX9:5,TCF7L2:5,ATRX:5,MSH6:5,CUX1:5,CDKN1A:4,C…	CDKN2A:132,PTEN:113,RB1:89,SMAD4:69,ARID1A:66,TP53:62,BAP1:46,FBXW7:44,SMAD2:39,EP300:38,PIK3R1:37,RASA1:37,ATM:36,FAT1:33,APC:30,PBRM1:25,MLL:24,NF1:23,SETD2:23,CREBBP:20,KDM6A:20,CTCF:20,CUL3:19,ARID1B:18,PSIP1:17,STK11:16,ARHGAP35:16,MLL3:15,CBFB:15,NSD1:15,CHD3:15,NCOR1:13,TGFBR2:12,CHD1:11,CDH1:11,MAX:11,HLA-A:11,BRD7:11,KIAA1267:10,ARID2:10,MLL2:10,CHD8:10,TSC1:9,MAP3K1:9,BRCA1:9,CDK12:9,SI…	TP53:87,PTEN:19,PBRM1:16,VHL:14,RB1:12,APC:11,SMAD4:11,SETD2:9,ARID1A:8,BAP1:7,NCOR1:6,NF1:6,STK11:6,EP300:5,FAT1:5,KMT2C:3,MLL3:3,PSIP1:3,TSC1:3,ATM:3,CDH1:3,NOTCH1:3,FBXW7:3,KMT2A:2,MLL:2,CREBBP:2,STAG2:2,ASXL2:2,KDM6A:2,ATRX:2,ARID2:2,RBM10:2,CMTR2:2,FTSJD1:2,BMPR2:2,CDKN1A:1,CNOT1:1,GPS2:1,ZFP36L1:1,KMT2D:1,MLL2:1,RBL2:1,CBFB:1,AMER1:1,FAM123B:1,NSD1:1,TGFBR2:1,BRD7:1,AXIN1:1,SMAD2:1,BCOR:1,A…	22:144,13:134,4:114,14:113,21:111,15:106,10:96,9:95,18:93,16:40,11:38,6:34,17:30,3:23,19:20,2:14,5:10,1:6,12:2	20:167,7:162,8:66,12:56,13:54,5:37,16:35,2:30,21:22,3:22,17:21,22:20,1:18,6:16,19:15,9:12,18:11,15:9,14:9,11:6,10:5,4:2	17p:208,8p:184,5q:136,3p:130,16q:117,1p:108,6q:102,9p:78,18q:70,19p:59,11p:58,4q:53,9q:47,10q:42,4p:41,11q:35,10p:18,16p:14,6p:11,18p:10,3q:8,19q:7,2q:6,2p:5,17q:5,12p:3,7p:2,20p:2,1q:1,12q:1	1q:177,8q:145,5p:129,3q:90,17q:64,20q:64,16p:53,19q:52,6p:51,7p:50,2p:42,18p:41,10p:39,12p:38,20p:26,7q:20,11q:12,2q:11,12q:9,3p:8,19p:8,9q:7,17p:5,5q:4,4p:4,16q:3,9p:2,6q:2,10q:2,1p:1	TP53:312,17p:213,PIK3CA:210,13:188,8p:184,1q:178,PTEN:177,20:167,22:164,7:162,CDKN2A:157,KRAS:151,8q:145,5q:140,3p:138,21:133,ARID1A:131,MYC:131,5p:129,14:122,16q:120,4:116,15:115,RB1:112,1p:109,9:107,18:104,6q:104,10:101,3q:98,SMAD4:90,BRAF:88,EGFR:83,FBXW7:81,9p:80,16:75,APC:75,ERBB2:73,18q:70,17q:69,19p:67,16p:67,8:66,20q:64,EP300:62,6p:62,NFE2L2:61,ATM:61,19q:59,BAP1:59,PIK3R1:59,12:58,FAT1:5…
75-79	PIK3CA:54,KRAS:36,BRAF:22,GRIN2A:13,CTNNB1:11,ERBB3:7,SF3B1:7,HRAS:7,GNA11:7,FGFR3:6,GNAS:6,TTN:6,RXRA:5,RHOB:5,NFE2L2:5,KEAP1:5,ERBB4:5,CHD4:5,ERBB2:4,NRAS:4,SI:4,SPOP:4,PPP2R1A:4,GNAQ:4,SPTAN1:3,IDH1:3,MTOR:3,SOS1:3,FGFR2:3,DNAH5:3,OR4C16:3,AKT1:3,GTF2I:3,TAF1:3,EIF1AX:3,ERCC2:2,GNA13:2,ZEB2:2,C3orf70:2,PCBP1:2,GABRA6:2,U2AF1:2,MAP2K7:2,POLE:2,ACVR1:2,CCND1:2,CLASP2:1,SMARCA2:1,ACTB:1,SF1:1,KRT…	PIK3CA:73,MYC:72,KRAS:61,EGFR:50,ERBB2:43,BRAF:40,NFE2L2:21,AHR:20,ERBB3:19,MDM2:19,HIST2H2BE:17,NRAS:14,FGFR3:14,HIST1H3B:13,GNA13:13,ACTB:13,SOX17:13,CTNNB1:12,MET:12,RAD21:12,HRAS:11,SOS1:11,TRIM49L2:11,PPP2R1A:11,CUL1:10,ERCC2:10,AKT1:10,CRIP3:10,CHD4:9,U2AF1:9,FOXA1:8,KEAP1:8,RAC1:8,FLNA:8,SRC:8,C3orf70:7,SF3B1:7,CLASP2:7,RHOA:7,GNAS:7,PIK3CG:7,FGFR2:6,SDHA:6,PIK3R2:6,RHOB:5,KRT15:5,GRIN2A:5…	PIK3CA:17,KRAS:14,ERBB2:5,MYC:5,BRAF:4,NFE2L2:4,ERCC2:3,EGFR:3,SMARCA2:2,C3orf70:2,AKT1:2,HRAS:2,MET:2,PIK3CG:2,KIT:2,PPP2R1A:2,FGFR2:2,ERBB3:1,AHR:1,RHOB:1,HIST1H3B:1,ACTB:1,SPTAN1:1,KRT15:1,MYH9:1,RAC1:1,KEAP1:1,GRIN2A:1,SDHA:1,MDM2:1,CTNNB1:1,CHD4:1,SOX17:1,CYSLTR2:1	TP53:124,ARID1A:43,KMT2D:34,FBXW7:25,PTEN:24,APC:21,KDM6A:16,CDKN2A:15,RB1:14,KMT2C:14,FAT1:14,EP300:13,ATM:13,PIK3R1:12,MLL2:10,BCOR:9,CTCF:8,MLL3:7,ARID2:7,NF1:7,AMER1:7,ACVR2A:7,RBM10:6,ARHGAP35:6,KMT2A:5,ZFP36L1:5,STAG2:5,MAP3K1:5,SMAD4:5,TCF7L2:5,NSD1:5,RNF43:5,KMT2B:5,ELF3:4,THRAP3:4,KANSL1:4,SOX9:4,MGA:4,CNBD1:4,CHD3:4,SCAF4:4,CDKN1A:3,CDH1:3,FAM123B:3,CASP8:3,RASA1:3,KDM5C:3,ATF7IP:3,ZFHX…	CDKN2A:96,PTEN:74,RB1:65,SMAD4:57,ARID1A:47,TP53:46,EP300:35,BAP1:35,ATM:29,RASA1:28,FBXW7:27,SMAD2:24,NCOR1:22,PIK3R1:22,FAT1:20,CHD1:19,KDM6A:19,PSIP1:18,CBFB:17,NF1:17,PBRM1:17,APC:16,CREBBP:15,MLL:15,SETD2:15,MLL2:14,NSD1:14,ARID1B:13,STK11:13,ARID2:12,CTCF:12,TGFBR2:12,VHL:12,TSC1:11,ATRX:11,RBM5:10,CDH1:10,DDX3X:9,KIAA1267:9,GPS2:9,CASP8:9,HLA-A:9,CHD3:9,MLL3:8,STAG2:8,RBL2:7,DIAPH2:7,RBM10…	TP53:47,PTEN:19,RB1:14,APC:14,PBRM1:11,SMAD4:7,VHL:6,ATM:5,FBXW7:5,ARID1A:4,CDH1:4,KMT2A:3,MLL:3,KDM6A:3,CREBBP:3,BAP1:3,SETD2:3,EP300:2,KMT2C:2,MLL3:2,STK11:2,ACVR2A:2,PIK3R1:2,PSIP1:1,DIAPH2:1,CHD1:1,MAP3K1:1,FAT1:1,AJUBA:1,TGFBR2:1,PCF11:1,CIC:1,FUBP1:1,CMTR2:1,FTSJD1:1,RBM10:1,NF1:1,ATRX:1,DYRK1A:1	22:94,15:87,13:77,4:77,21:74,14:72,18:65,10:61,9:60,11:36,16:21,17:20,6:19,3:16,2:12,5:7,19:7,1:4,8:2,12:2	20:110,7:104,8:42,13:40,5:33,12:28,2:25,21:22,16:21,22:18,3:17,17:16,19:15,6:11,9:8,10:8,14:5,11:5,1:3,15:3,18:2	8p:140,17p:130,5q:93,6q:80,16q:79,3p:79,1p:71,18q:62,9p:59,19p:49,10q:48,11p:42,4q:33,11q:30,9q:27,4p:26,6p:12,10p:11,3q:11,16p:10,2q:9,18p:5,19q:3,2p:2,12p:2,12q:2,17q:1	1q:120,5p:104,8q:101,3q:64,6p:52,20q:50,7p:47,12p:34,18p:33,19q:33,17q:33,2p:31,10p:30,16p:27,7q:20,20p:15,9q:8,2q:7,19p:4,4p:4,9p:3,16q:3,12q:2,17p:2,6q:2,5q:1,11q:1,4q:1,8p:1	TP53:217,PIK3CA:144,8p:141,17p:132,1q:120,13:117,PTEN:117,22:112,KRAS:111,CDKN2A:111,20:110,5p:104,7:104,8q:101,21:96,ARID1A:94,5q:94,RB1:93,15:90,6q:82,16q:82,3p:79,4:77,14:77,MYC:77,3q:75,1p:71,10:69,SMAD4:69,9:68,18:67,BRAF:66,6p:64,18q:62,9p:62,FBXW7:57,19p:53,EGFR:53,ERBB2:52,APC:51,EP300:50,20q:50,10q:48,ATM:47,7p:47,8:44,16:42,11p:42,11:41,10p:41,5:40,BAP1:40,18p:38,KDM6A:38,16p:37,2:37,19…
80-84	KRAS:21,PIK3CA:21,CTNNB1:11,BRAF:11,NFE2L2:6,PPP2R1A:6,HRAS:5,ERCC2:4,SF3B1:4,GRIN2A:4,SI:4,KDR:4,FGFR2:4,FOXA1:3,KEAP1:3,TAF1:3,DICER1:3,FGFR3:2,RXRA:2,RHOB:2,RAC1:2,OR2G2:2,TTN:2,NRAS:2,ERBB4:2,MAP2K7:2,GTF2I:2,PIK3R2:2,ATR:2,CHD4:2,GNA11:2,ERBB2:1,C3orf70:1,ERBB3:1,KIAA0368:1,ACTB:1,CUL1:1,MYC:1,LZTR1:1,MYH9:1,RAD21:1,KLHDC7A:1,MUC16:1,PLCB1:1,TRRAP:1,EIF1AX:1,ACVR1:1,MYCN:1,POLE:1,CCND1:1,SPO…	MYC:38,PIK3CA:36,KRAS:28,ERBB2:22,MDM2:14,MET:13,AHR:11,ERBB3:11,EGFR:11,BRAF:11,FGFR3:10,ERCC2:9,NRAS:8,NFE2L2:8,KEAP1:8,RAC1:8,RAD21:8,CTNNB1:7,HRAS:7,CLASP2:7,C3orf70:7,HIST2H2BE:7,HIST1H3B:7,AKT1:7,SOX17:7,ACTB:6,RHOA:6,CHD4:6,FGFR2:6,CUL1:5,GNA13:5,FOXA1:5,FLNA:5,CRIP3:5,U2AF1:5,PIK3R2:5,SMARCA2:4,PCBP1:4,PIK3CG:4,ATR:4,RHOB:3,MAPK1:3,MYH9:3,APOB:3,PPP2R1A:3,POLE:3,GAR1:2,BCLAF1:2,RXRA:2,SPT…	KRAS:11,ERBB2:3,EGFR:3,PIK3CA:3,ERCC2:2,AHR:2,NFE2L2:2,PPP2R1A:2,FGFR3:1,CTNNB1:1,NRAS:1,RHOB:1,KIAA0368:1,BRAF:1,CARD11:1,PDGFRA:1,HRAS:1,APOB:1,DNAH5:1,SOX17:1,CHD4:1	TP53:59,KMT2D:16,ARID1A:16,APC:15,PTEN:13,KMT2C:12,FBXW7:12,EP300:8,FAT1:7,KDM6A:7,PIK3R1:7,ELF3:5,CDKN2A:5,ATM:5,KMT2B:5,RBM10:4,ARID2:4,MLL2:4,CASP8:4,ALB:4,ZFHX3:4,ARHGAP35:4,FOXA2:4,RB1:3,CDKN1A:3,KMT2A:3,KLF5:3,GATA3:3,ACVR2A:3,SOX9:3,AMER1:3,MAX:3,NF1:3,BCOR:3,CHD3:3,MLL:2,STAG2:2,EPHA2:2,DIAPH2:2,KANSL1:2,CUL3:2,HLA-B:2,SETD2:2,ZMYM2:2,CTCF:2,SCAF4:2,ZFP36L1:1,CREBBP:1,MLL3:1,KIAA1267:1,CD…	PTEN:45,CDKN2A:42,FBXW7:31,ARID1A:28,RB1:24,SMAD4:21,TP53:20,ATM:19,FAT1:19,EP300:18,PIK3R1:16,NCOR1:14,CREBBP:13,PSIP1:13,BAP1:13,SMAD2:13,ZFP36L1:12,RASA1:11,CHD1:10,TSC1:10,CBFB:10,KDM6A:8,KIAA1267:8,NF1:8,MAX:8,MLL:7,ARID1B:7,NHLRC1:6,ARID2:6,MLL2:6,WAC:6,CTCF:6,CDH1:6,STK11:6,BRD7:6,DIAPH2:5,CNOT1:5,STAG2:5,MLL3:5,CTNND1:5,BRCA1:5,NSD1:5,HLA-A:5,SETD2:5,PBRM1:5,CHD3:5,GPS2:4,RBL2:4,DDX3X:4,R…	TP53:18,SMAD4:6,RB1:5,PBRM1:4,APC:4,VHL:4,KDM6A:3,NF1:3,KMT2D:3,MLL2:3,PTEN:3,PSIP1:2,CDH1:2,SMAD2:2,USP9X:2,RASA1:2,AJUBA:2,BAP1:2,ARHGAP35:2,ATRX:2,EP300:1,TSC1:1,STAG2:1,NCOR1:1,CDKN1A:1,PIK3R1:1,KMT2C:1,MLL3:1,MAP2K4:1,TGFBR2:1,ARID1A:1,CYLD:1,FBXW7:1,NSD1:1,AXIN1:1,RBM10:1,STK11:1,CDKN2A:1,ARID2:1,ATM:1	22:44,18:40,13:40,14:37,21:36,4:35,15:33,9:25,10:24,11:19,16:18,2:9,6:8,3:7,17:6,19:6,5:5,1:2,12:1	20:50,7:48,8:21,3:16,12:16,2:16,5:14,13:14,19:12,16:12,17:11,21:11,22:8,9:6,15:4,10:3,6:2,14:1,18:1,4:1	17p:70,8p:66,5q:41,3p:40,16q:38,6q:37,9p:26,11p:25,10q:24,18q:23,1p:23,19p:21,4q:18,9q:17,11q:15,4p:12,6p:10,2q:6,10p:5,16p:4,17q:3,3q:3,12p:3,2p:2,12q:2	8q:57,1q:47,5p:44,3q:32,20q:23,2p:21,6p:21,7p:21,12p:19,17q:16,10p:15,19q:15,16p:12,20p:10,18p:9,7q:7,9q:7,3p:5,17p:3,19p:3,2q:2,9p:1,12q:1,11p:1,11q:1,4p:1	TP53:97,17p:73,8p:66,PTEN:61,KRAS:60,PIK3CA:60,8q:57,13:54,22:52,20:50,CDKN2A:48,7:48,21:47,1q:47,ARID1A:45,3p:45,5p:44,FBXW7:44,5q:41,18:41,MYC:39,14:38,16q:38,6q:37,15:37,4:36,3q:35,RB1:32,9:31,6p:31,16:30,SMAD4:28,EP300:27,9p:27,10:27,ERBB2:26,11p:26,FAT1:26,ATM:25,2:25,9q:24,10q:24,19p:24,PIK3R1:24,2p:23,20q:23,18q:23,3:23,1p:23,BRAF:23,APC:23,12p:22,8:21,7p:21,10p:20,CTNNB1:19,11:19,KMT2D:19…
>=85	PIK3CA:22,KRAS:9,BRAF:7,GRIN2A:5,CTNNB1:5,NFE2L2:4,DICER1:3,ERBB2:2,CHD4:2,NRAS:2,MYC:2,KDR:2,KIT:2,MUC16:2,THSD7B:2,MAP2K7:2,ATR:2,PPP2R1A:2,GNA11:2,FGFR3:1,RXRA:1,FOXA1:1,PCBP1:1,GNAS:1,MAP2K1:1,PPP6C:1,GTPBP4:1,TTN:1,COL5A1:1,RAC1:1,SLC27A5:1,HRAS:1,ERBB4:1,CCND1:1,POLE:1,SPOP:1,TAF1:1,ACVR1:1,FGFR2:1,GNAQ:1	MYC:28,KRAS:15,PIK3CA:14,ERBB2:11,CTNNB1:8,NRAS:8,AHR:7,GNA13:6,HIST2H2BE:6,HIST1H3B:6,EGFR:6,BRAF:5,MYCN:5,SOX17:5,ACTB:4,ERBB3:4,FOXA1:4,NFE2L2:4,FLNA:4,ATR:4,MDM2:3,C3orf70:3,CLASP2:3,CUL1:3,RXRA:3,AKT1:3,CHD4:3,SRC:3,TBC1D22B:3,PPP2R1A:3,FGFR3:2,RHOA:2,KEAP1:2,RAC1:2,MET:2,CRIP3:2,SDHA:2,FAM40A:2,SOS1:2,PIK3R2:2,FGFR2:2,U2AF1:2,SF1:1,RHOB:1,KIAA0368:1,SF3B1:1,GNAS:1,PCBP1:1,PDGFRA:1,MAPK1:1,M…	ERBB2:2,KRAS:2,HIST2H2BE:1,RHOA:1,CUL1:1,PIK3CA:1,SF3B1:1,RAC1:1,TBC1D22B:1,TRRAP:1,FGFR2:1,TAF1:1,CTNNB1:1,SOX17:1	TP53:33,ARID1A:13,PTEN:10,KMT2C:9,FBXW7:9,APC:8,KMT2D:7,PIK3R1:6,BCOR:6,MLL3:5,MAP3K1:5,NF1:5,FAT1:5,KDM6A:4,ACVR2A:4,AMER1:4,MLL2:3,ZFP36L1:3,ASXL2:3,ATM:3,SOX9:3,TCF7L2:3,CDKN2A:3,CHD3:3,CREBBP:2,STAG2:2,CTNND1:2,EPHA2:2,TGIF1:2,EP300:2,AJUBA:2,CASP8:2,NOTCH1:2,ARID2:2,KANSL1:2,SIN3A:2,INPPL1:2,RB1:2,SCAF4:2,ZFHX3:2,ARHGAP35:2,TSC1:1,CDKN1A:1,DIAPH2:1,ELF3:1,NCOR1:1,PTCH1:1,HLA-B:1,KDM5C:1,SETD…	RB1:22,PTEN:20,CDKN2A:18,ARID1A:13,TP53:12,SMAD4:11,BAP1:10,SMAD2:10,ATM:9,EP300:8,PIK3R1:8,FBXW7:7,CBFB:7,CTCF:7,PSIP1:6,MLL:6,FAT1:6,CREBBP:5,NCOR1:5,MLL2:5,KIAA1267:4,TGFBR2:4,PBRM1:4,APC:4,CHD1:3,MLL3:3,WAC:3,RBL2:3,RBM5:3,DDX3X:3,KDM6A:3,CDH1:3,MAP3K1:3,NF1:3,RASA1:3,VHL:3,BCOR:3,ARHGAP35:3,MAX:3,SIN3A:3,DIAPH2:2,ARID2:2,ASXL2:2,CDKN1B:2,CASP8:2,HLA-B:2,CHD8:2,CUL3:2,SETD2:2,ARID1B:2,BRD7:2,…	TP53:7,RB1:4,APC:4,FBXW7:4,PTEN:2,CDH1:2,NF1:2,ARID1A:1,EP300:1,CBFB:1,MAP2K4:1,FAT1:1,VHL:1,PBRM1:1,BAP1:1,ACVR2A:1,BRCA1:1,SMAD4:1,DDX3X:1	22:24,13:22,10:18,9:17,14:17,4:16,21:16,15:15,18:14,16:13,11:12,2:7,3:7,17:6,6:3,12:1	20:28,7:27,21:9,8:8,13:8,12:5,3:4,5:4,19:3,9:3,6:3,1:2,14:2,16:2,2:2,10:2,15:1,17:1,18:1	8p:29,17p:25,1p:22,6q:19,5q:17,11p:16,18q:16,3p:15,10q:14,4q:13,16q:13,9p:10,19p:9,9q:7,4p:6,2q:5,11q:5,18p:2,6p:1,16p:1,12p:1,3q:1,2p:1,12q:1	8q:33,1q:29,5p:26,3q:14,20q:13,16p:12,17q:11,10p:9,6p:9,2p:8,7p:8,18p:5,12p:5,9q:5,3p:4,19q:4,7q:4,20p:2,9p:2,4p:2,19p:2,12q:1,17p:1,2q:1	TP53:52,PIK3CA:37,8q:33,PTEN:32,MYC:30,13:30,1q:29,8p:29,RB1:28,20:28,ARID1A:27,7:27,KRAS:26,17p:26,5p:26,21:25,22:24,1p:22,CDKN2A:21,9:20,FBXW7:20,10:20,3p:19,6q:19,14:19,5q:17,11p:16,18q:16,4:16,15:16,APC:16,ERBB2:15,3q:15,16:15,18:15,10q:14,CTNNB1:14,PIK3R1:14,4q:13,20q:13,16q:13,16p:13,9p:12,ATM:12,FAT1:12,11:12,9q:12,SMAD4:12,BRAF:12,17q:11,EP300:11,3:11,19p:11,BAP1:11,NRAS:10,6p:10,NF1:10,S…
