## Additional file 2 for "Novel Driver Strength Index highlights important cancer genes in TCGA PanCanAtlas patients": 2021_8_16_14_9_distribution_age_males_genes.tsv

Age group	SNA-based oncogenic events	CNA-based oncogenic events	Mixed oncogenic events	SNA-based tumor suppressor events	CNA-based tumor suppressor events	Mixed tumor suppressor events	Driver chromosome losses	Driver chromosome gains	Driver arm losses	Driver arm gains	Driver events of all classes
<25	IDH1:11,BRAF:5,KIT:3,CTNNB1:2,IDH2:1,SMARCA4:1,KEAP1:1,GRIN2A:1,TTN:1,NRAS:1,AKT1:1,GNA11:1,SF3B1:1	KRAS:19,MDM2:11,NRAS:7,MYC:4,CRIP3:4,PIK3CA:2,EEF1A1:2,IDH1:2,BRAF:1,FGFR3:1,FLNA:1,HRAS:1,MAPK1:1,MYH9:1,RAC1:1,EGFR:1,APOB:1,CREB3L3:1,NFE2L2:1,KIT:1	EGFR:1,APOB:1	TP53:10,ATRX:7,PIK3R1:1,CIC:1,NIPBL:1,ARID1A:1,RPS6KA3:1,ARID1B:1,RB1:1,DNMT3A:1	TP53:5,CSDE1:3,RB1:2,FUBP1:2,CDKN2A:2,ARID2:2,MEN1:1,PRKAR1A:1,ARID1A:1,ARID1B:1,BAP1:1,TSC2:1,MLL:1,APC:1,BRD7:1,NUP133:1	TP53:3,AXIN1:1,BRD7:1	11:19,13:19,18:19,4:16,5:11,10:11,22:10,19:10,16:9,3:6,9:5,6:4,1:3,15:3,17:2,2:2,21:2,14:1	21:13,8:11,7:9,12:7,16:4,14:4,19:3,20:3,5:2,6:2,4:1,22:1,1:1,17:1	1p:9,17p:8,9p:6,3p:5,4q:5,19q:4,3q:3,10p:3,18q:3,5p:3,9q:3,20p:3,5q:2,6q:2,16q:2,8p:2,10q:2,11p:2,11q:2,6p:1,18p:1,16p:1,4p:1	12p:16,8q:7,7p:6,1q:4,2p:3,5p:2,17q:2,6p:2,4q:1,3q:1,7q:1,8p:1	11:19,13:19,18:19,KRAS:19,TP53:18,4:17,12p:16,21:15,5:13,16:13,19:13,IDH1:13,22:11,MDM2:11,10:11,8:11,7:9,1p:9,17p:8,NRAS:8,12:7,ATRX:7,8q:7,9p:6,3:6,4q:6,BRAF:6,7p:6,6:6,3p:5,5p:5,14:5,9:5,1:4,3q:4,MYC:4,19q:4,CRIP3:4,1q:4,KIT:4,15:3,20:3,17:3,6p:3,RB1:3,10p:3,18q:3,8p:3,2p:3,CSDE1:3,9q:3,20p:3,CTNNB1:2,2:2,EGFR:2,PIK3CA:2,5q:2,17q:2,FUBP1:2,CDKN2A:2,ARID2:2,ARID1A:2,ARID1B:2,BRD7:2,6q:2,16q:2,A…
25-29	IDH1:24,PIK3CA:4,BRAF:4,IDH2:2,HRAS:2,SMARCA4:1,KRAS:1,KIT:1,NRAS:1	KRAS:14,MDM2:10,EGFR:4,NRAS:4,BRAF:3,KIT:3,MYC:2,PIK3CA:2,SMARCA4:2,PTPN11:2,NFE2L2:1,FGFR3:1,HRAS:1,MAPK1:1,RHOA:1,MET:1	KRAS:3,EPAS1:1,KIT:1	TP53:23,ATRX:17,CIC:5,NOTCH1:2,ZBTB20:2,FBXW7:1,EPHA2:1,NIPBL:1,PIK3R1:1	FUBP1:5,CDKN2A:4,TP53:3,ARID1B:3,ARID1A:3,CDKN2C:3,PTEN:2,SMAD4:2,MAX:2,ZBTB20:2,ARID2:2,SETD2:2,STAG2:1,CUL3:1,KIF5B:1,NSD1:1,PIK3R1:1,NOTCH1:1,NIPBL:1,MLL:1,CSDE1:1,ATRX:1,PTMA:1	ATRX:3,CASP8:1,TP53:1	13:19,18:15,5:14,11:12,4:10,10:7,9:5,16:4,22:3,21:2,6:2,19:2,3:2,1:1,2:1,17:1,14:1	21:13,7:10,8:10,12:6,20:3,14:3,17:2,2:1,4:1,11:1,15:1,16:1,18:1,22:1	4q:8,1p:8,19q:8,17p:8,6q:7,3p:5,10p:4,11q:4,18q:4,9p:4,11p:4,10q:3,3q:3,20p:3,5q:2,5p:2,9q:2,8p:1,16q:1,19p:1	12p:15,7p:6,1q:5,2p:4,8p:4,8q:3,17p:3,5p:2,18p:2,19q:1,20p:1,19p:1,17q:1	TP53:27,IDH1:24,ATRX:21,13:19,KRAS:18,18:16,21:15,12p:15,5:14,11:13,4:11,17p:11,7:10,8:10,MDM2:10,19q:9,4q:8,1p:8,6q:7,10:7,BRAF:7,7p:6,PIK3CA:6,12:6,1q:5,8p:5,3p:5,16:5,CIC:5,FUBP1:5,9:5,NRAS:5,KIT:5,CDKN2A:4,5p:4,14:4,10p:4,11q:4,18q:4,9p:4,22:4,20p:4,EGFR:4,11p:4,ZBTB20:4,2p:4,20:3,10q:3,HRAS:3,NOTCH1:3,8q:3,17:3,SMARCA4:3,ARID1B:3,ARID1A:3,CDKN2C:3,3q:3,2:2,PTEN:2,MYC:2,SMAD4:2,5q:2,18p:2,PIK…
30-34	IDH1:42,PIK3CA:6,BRAF:4,IDH2:2,CTNNB1:2,KIT:2,SMARCA4:1,PTPN11:1,PCBP1:1,GRIN2A:1,KDR:1,EIF1AX:1	KRAS:23,MDM2:18,EGFR:7,NRAS:7,SMARCA4:4,KIT:4,BRAF:3,MYC:3,PDGFRA:2,PIK3CA:2,CLASP2:1,ERBB2:1,ERCC2:1,FGFR3:1,LZTR1:1,FLNA:1,MAPK1:1,MYH9:1,RAC1:1,PTPN11:1,CRIP3:1,EEF1A1:1,CDK4:1,CTNNB1:1,FAM40A:1,TBC1D22B:1,TRRAP:1,ERBB3:1	KRAS:2,EGFR:1,BRAF:1,KIT:1	TP53:33,ATRX:21,CIC:6,PTMA:5,NF1:4,NIPBL:4,ARID1A:3,NOTCH1:3,PTEN:2,CDKN1A:1,KMT2C:1,PIK3R1:1,MAX:1,ALB:1,AMER1:1,APC:1,ATM:1,FBXW7:1,SMAD4:1,TGIF1:1	ARID1A:10,PTEN:8,FUBP1:8,CDKN2C:6,CDKN2A:5,ARID2:5,ATRX:5,MAX:3,ARID1B:3,RB1:2,VHL:2,ASXL2:1,ATM:1,PSIP1:1,CHD8:1,NF1:1,STAG2:1,KDM6A:1,MLL2:1,SMAD4:1,TP53:1,PBRM1:1,NF2:1,CUL4B:1,SETD2:1,CIC:1,AXIN1:1,TSC2:1,BRD7:1	CIC:3,RB1:2,FUBP1:2,TP53:2,ATRX:1,PTEN:1,BAP1:1,ARID1A:1,BRD7:1	13:22,18:20,11:17,5:16,10:14,4:14,9:11,22:10,6:5,14:5,16:5,2:4,3:3,21:3,19:3,1:2,15:2,17:2	7:20,21:15,8:14,12:8,20:8,14:5,17:4,19:3,4:1,5:1,16:1,3:1,22:1,1:1,6:1	1p:23,19q:19,4q:12,9p:8,17p:7,11q:6,6q:6,11p:5,16q:5,20p:5,10p:4,10q:3,18q:2,8p:2,9q:2,3p:1,19p:1,5q:1,18p:1,5p:1,16p:1,4p:1	12p:24,1q:10,7p:7,8q:5,17q:4,8p:4,2p:4,5p:3,7q:3,9q:2,10p:1,3q:1,20q:1,11q:1	IDH1:42,TP53:36,ATRX:27,KRAS:25,12p:24,1p:23,13:22,18:20,7:20,19q:19,MDM2:18,21:18,11:17,5:17,4:15,10:14,ARID1A:14,8:14,4q:12,22:11,9:11,PTEN:11,14:10,CIC:10,FUBP1:10,1q:10,12:8,20:8,BRAF:8,EGFR:8,9p:8,PIK3CA:8,11q:7,7p:7,NRAS:7,KIT:7,17p:7,6:6,17:6,16:6,19:6,8p:6,6q:6,CDKN2C:6,10p:5,CDKN2A:5,NF1:5,ARID2:5,8q:5,11p:5,SMARCA4:5,16q:5,20p:5,PTMA:5,2:4,3:4,9q:4,5p:4,RB1:4,MAX:4,NIPBL:4,17q:4,2p:4,1:…
35-39	IDH1:37,BRAF:11,PIK3CA:6,CTNNB1:5,SMARCA4:3,KRAS:3,NRAS:3,HRAS:2,IDH2:2,GNAS:1,SI:1,GRIA2:1,RET:1,TTN:1,GNA11:1,SF3B1:1,GNAQ:1	KRAS:12,MDM2:9,MYC:6,PIK3CA:5,EGFR:5,CRIP3:4,BRAF:3,MAPK1:3,SMARCA4:3,RAC1:2,MYH9:2,IDH1:2,NRAS:2,KIT:2,LZTR1:1,PDGFRA:1,NFE2L2:1,FGFR3:1,HRAS:1,MET:1,APOB:1,CREB3L3:1,AKT2:1,TRRAP:1,GTPBP4:1,HNRNPA2B1:1,PLCB1:1,SF3B1:1,SMURF2:1,ERBB2:1	PIK3CA:3,BRAF:2,MYC:1,SMARCA4:1,TTN:1,KRAS:1	TP53:29,ATRX:17,NOTCH1:4,ARID1A:4,CIC:4,CDKN2A:3,PIK3R1:3,PTEN:2,CDKN2C:2,EP300:1,KMT2D:1,NSD1:1,PBRM1:1,NIPBL:1,NUP133:1	CDKN2A:18,ARID1A:10,FUBP1:8,PTEN:7,BRD7:7,TP53:6,CDKN2C:6,SMAD4:5,BAP1:5,ARID2:5,RB1:5,MAX:4,ARID1B:4,VHL:3,ATRX:3,APC:3,NF1:2,CUL3:2,PIK3R1:2,PBRM1:2,SETD2:2,CUL4B:2,AXIN1:2,TSC2:2,CSDE1:2,MEN1:1,FBXW7:1,SMAD2:1,CASP8:1,CYLD:1,KDM5C:1,TCEB1:1,NIPBL:1,CIC:1,ACVR2A:1,DDX3X:1,DNMT3A:1	TP53:8,FUBP1:4,ATRX:2,AXIN1:2,RB1:1,PTEN:1,VHL:1,ARID2:1,CIC:1,TSC2:1,NF2:1,NF1:1	13:26,18:15,11:12,22:11,10:9,4:8,9:6,5:6,3:5,1:4,2:4,17:4,15:4,21:4,6:4,14:4,16:4,19:1	7:13,21:11,8:10,12:10,14:8,20:5,17:4,5:3,19:2,3:2,22:2,16:2,6:2,1:1,2:1,13:1	1p:21,4q:17,19q:15,17p:13,8p:12,9p:11,3p:8,16q:8,6q:6,18q:6,5q:4,11q:4,20p:4,10p:4,6p:3,16p:3,10q:2,19p:2,11p:2,9q:2,5p:2,4p:1,18p:1,3q:1	1q:14,8q:13,12p:11,7p:9,7q:5,5p:5,6p:4,19p:2,3q:2,18p:2,10p:2,20q:2,8p:2,17p:1,11q:1,16p:1,17q:1,4p:1	TP53:43,IDH1:39,13:27,ATRX:22,CDKN2A:21,1p:21,4q:17,KRAS:16,BRAF:16,18:15,21:15,19q:15,8p:14,17p:14,PIK3CA:14,1q:14,ARID1A:14,22:13,8q:13,7:13,11:12,14:12,FUBP1:12,9p:11,12p:11,8:10,12:10,PTEN:10,5:9,7p:9,10:9,MDM2:9,17:8,4:8,3p:8,CDKN2C:8,16q:8,3:7,6p:7,MYC:7,5p:7,SMARCA4:7,BRD7:7,6q:6,18q:6,6:6,RB1:6,16:6,ARID2:6,CIC:6,9:6,10p:6,1:5,2:5,CTNNB1:5,SMAD4:5,EGFR:5,7q:5,11q:5,PIK3R1:5,20:5,BAP1:5,NR…
40-44	IDH1:29,BRAF:9,PIK3CA:6,FGFR3:2,NRAS:2,GNAQ:2,SF1:1,MYC:1,CTNNB1:1,GNAS:1,KRAS:1,CARD11:1,IGLL5:1,PIM1:1,PTPN11:1,SMARCA4:1,OR2G2:1,SI:1,RET:1,HRAS:1,MDM2:1,TTN:1,SF3B1:1	KRAS:17,MYC:16,PIK3CA:11,EGFR:11,MET:7,SMARCA4:6,MDM2:5,BRAF:4,NFE2L2:3,NRAS:3,SRC:3,KEAP1:2,FGFR3:2,RAC1:2,CRIP3:2,RAD21:2,CTNNB1:2,TBC1D22B:2,GNAS:1,CARD11:1,TMSB4X:1,ERBB2:1,HRAS:1,FLNA:1,MAPK1:1,IDH2:1,KDR:1,FGFR2:1,PIK3CG:1,FAM40A:1,GRIN2A:1,HNRNPA2B1:1,MAP2K2:1,SLC27A5:1,TBCB:1,KIT:1	KRAS:3,PIK3CA:2,EGFR:2,ERBB2:1,IDH1:1	TP53:33,ATRX:11,ARID1A:7,APC:4,TCF7L2:4,CIC:4,AMER1:2,ATM:2,PIK3R1:2,PTEN:2,BTG2:2,CDKN2A:2,PBRM1:2,BAP1:2,NOTCH1:2,NF1:2,ZFP36L1:1,KDM6A:1,KMT2C:1,STAG2:1,SMAD2:1,B2M:1,SMAD4:1,ARID2:1,ALB:1,HIST1H1E:1,CMTR2:1,FTSJD1:1,SETD2:1,STK11:1,CUL3:1	PTEN:20,ARID1A:18,CDKN2A:17,TP53:11,SMAD4:8,FUBP1:8,BAP1:7,RB1:6,VHL:6,PIK3R1:5,EP300:5,NF1:5,PBRM1:5,SETD2:5,CDKN2C:5,BRD7:5,SMAD2:4,ARID1B:4,MLL:3,APC:3,FBXW7:3,ATRX:3,NOTCH1:3,TGFBR2:3,KDM6A:3,CSDE1:3,ACVR2A:2,MAX:2,STAG2:2,FAT1:2,NSD1:2,CDK12:2,TCEB1:2,HIF1A:2,NF2:2,CIC:2,RPS6KA3:2,ATM:1,CHD8:1,HLA-A:1,HLA-B:1,RASA1:1,CASP8:1,CUL3:1,MLL2:1,ARID2:1,KDM5C:1,PRKACA:1,TSC2:1,FTSJD1:1,ARHGAP35:1,T…	TP53:10,FUBP1:5,PTEN:4,CIC:3,SMAD4:2,VHL:2,ATRX:2,APC:1,SMAD2:1,FBXW7:1,NSD1:1,PBRM1:1,NF1:1,AXIN1:1,RB1:1,ARID2:1	10:20,13:19,14:18,18:17,22:15,21:15,9:13,15:11,4:11,1:9,6:9,11:8,17:7,5:5,3:4,2:4,16:3,19:3	7:33,12:17,20:17,16:15,8:14,17:13,13:8,19:7,2:7,21:6,3:4,11:3,5:3,9:2,14:2,15:2,6:1,4:1,18:1,22:1	8p:24,1p:23,3p:16,17p:15,6q:14,9p:12,4q:11,19q:11,5q:10,16q:10,11p:9,11q:8,10q:6,18q:6,19p:4,4p:4,9q:2,6p:2,20p:2,3q:2,10p:1,2p:1,12p:1,12q:1	8q:20,1q:19,12p:11,5p:9,6p:9,7p:7,3q:6,20q:5,11q:5,17q:4,16p:4,19q:3,2p:3,19p:3,18p:3,7q:2,20p:2,4q:1,12q:1,9q:1,8p:1,3p:1,5q:1,4p:1	TP53:54,7:33,IDH1:30,13:27,PTEN:26,8p:25,ARID1A:25,1p:23,KRAS:21,21:21,8q:20,14:20,10:20,17:20,PIK3CA:19,1q:19,CDKN2A:19,18:18,16:18,12:17,20:17,MYC:17,3p:17,22:16,ATRX:16,17p:15,9:15,8:14,19q:14,6q:14,15:13,11q:13,EGFR:13,BRAF:13,FUBP1:13,9p:12,4q:12,4:12,12p:12,SMAD4:11,5q:11,11:11,2:11,6p:11,19:10,6:10,16q:10,11p:9,1:9,5p:9,BAP1:9,CIC:9,3:8,APC:8,5:8,3q:8,NF1:8,PBRM1:8,VHL:8,PIK3R1:7,7p:7,19p:…
45-49	IDH1:18,PIK3CA:15,KRAS:10,CTNNB1:9,BRAF:5,NFE2L2:4,SMARCA4:4,SI:3,NRAS:3,SF3B1:2,ERCC2:2,HRAS:2,KEAP1:2,SPOP:2,ERBB2:1,GNA13:1,ERBB3:1,AHR:1,SPTAN1:1,GRIN2A:1,PCBP1:1,CARD11:1,MYD88:1,GLT8D2:1,MYH9:1,FGFR3:1,MTOR:1,MET:1,IDH2:1,CRIP3:1,DNAH5:1,TTN:1,TBCB:1,ERBB4:1,RHOA:1,MAP2K7:1,KIT:1,GNA11:1,CYSLTR2:1	PIK3CA:37,MYC:34,KRAS:19,EGFR:15,NFE2L2:13,FLNA:11,MDM2:10,BRAF:10,FGFR3:7,MET:7,ERBB2:6,RAC1:6,HRAS:6,AHR:5,ERBB3:5,KEAP1:4,CTNNB1:4,SRC:4,HIST2H2BE:3,NRAS:3,MAPK1:3,MYH9:3,CRIP3:3,RAD21:3,TRRAP:3,CUL1:2,ACTB:2,ERCC2:2,HIST1H3B:2,RXRA:2,C3orf70:2,RHOB:2,PDGFRA:2,ITGB1:2,SMARCA4:2,CREB3L3:2,KDR:2,U2AF1:2,PIK3CG:2,TRIM49L2:2,GNA13:1,RHOA:1,SMARCA2:1,GAR1:1,CLASP2:1,GNAS:1,TMSB4X:1,LZTR1:1,PTPN11:1…	PIK3CA:4,EGFR:3,NFE2L2:2,BRAF:2,BCLAF1:1,CARD11:1,HRAS:1,MET:1,SMARCA4:1,KDR:1,NOMO1:1,KRAS:1,KIT:1	TP53:49,KMT2D:10,ARID1A:8,FBXW7:7,CDKN2A:7,FAT1:6,APC:6,ATRX:6,PTEN:5,KMT2C:3,ATM:3,NOTCH1:3,ARID2:3,NF1:3,CIC:3,ZBTB20:3,CDH1:3,CDKN1A:2,MLL3:2,MLL2:2,SMAD4:2,PIK3R1:2,NSD1:2,RASA1:2,NIPBL:2,TSC1:1,ELF3:1,CREBBP:1,EP300:1,THRAP3:1,MAX:1,SOX9:1,TGIF1:1,ACVR2A:1,PTCH1:1,MMP3:1,RB1:1,CUL3:1,CYLD:1,AJUBA:1,EPHA2:1,TGFBR2:1,CASP8:1,PBRM1:1,SETD2:1,NKX2-1:1,CDKN2C:1,PRKACA:1,CMTR2:1	CDKN2A:31,SMAD4:25,PTEN:23,ARID1A:19,RB1:18,TP53:14,BRD7:13,SMAD2:11,PIK3R1:11,BAP1:11,KDM6A:10,SETD2:8,ARID1B:8,FBXW7:7,APC:7,RASA1:7,VHL:7,EP300:6,NSD1:6,CDKN2C:6,PSIP1:5,TGFBR2:5,CASP8:5,ARID2:5,PBRM1:5,FUBP1:5,MLL:4,CHD8:4,HLA-A:4,HIF1A:4,AXIN1:4,TSC2:4,CHD1:3,DDX3X:3,NCOR1:3,MAX:3,KIF5B:3,HLA-B:3,CUL3:3,ACVR2A:3,ATRX:2,RBM5:2,FAT1:2,EPHA2:2,CDKN1A:2,MLL2:2,NF1:2,PRKACA:2,RPS6KA3:2,STK11:2,AR…	TP53:19,PTEN:9,FUBP1:6,VHL:4,PBRM1:4,NSD1:3,SMAD4:3,APC:3,RASA1:2,SETD2:2,ARID1A:2,MLL:2,RB1:2,AXIN1:2,KDM6A:1,RBL2:1,ASXL2:1,THRAP3:1,BAP1:1,CIC:1,BRD7:1,ALB:1,NF1:1,ARHGAP35:1	13:35,10:33,21:28,22:27,14:27,15:24,18:20,9:17,11:12,4:12,3:10,16:10,6:7,1:6,2:6,5:6,17:5,19:4	7:45,20:41,12:21,8:18,16:12,5:12,21:10,2:10,17:10,19:9,13:9,14:7,1:5,3:4,22:4,4:3,9:3,15:2,6:2,11:1	8p:42,17p:40,1p:34,3p:34,18q:27,16q:26,5q:25,4q:23,9p:20,6q:17,10q:13,19q:13,4p:11,11p:9,11q:9,6p:7,19p:5,10p:5,3q:3,2p:2,16p:2,18p:2,2q:1,12q:1,12p:1,9q:1	8q:42,5p:34,3q:31,1q:30,12p:19,7p:17,17q:12,20q:11,7q:10,18p:9,6p:8,10p:6,16p:6,2p:4,19p:4,19q:3,12q:3,11q:3,5q:2,2q:2,20p:2,9q:2,8p:2,18q:1,1p:1,16q:1,9p:1,4p:1	TP53:82,PIK3CA:56,7:45,13:44,8p:44,8q:42,20:41,17p:40,21:38,CDKN2A:38,PTEN:37,1p:35,5p:34,3q:34,MYC:34,14:34,3p:34,10:33,22:31,KRAS:30,1q:30,SMAD4:30,ARID1A:29,18q:28,5q:27,16q:27,15:26,4q:23,16:22,12:21,RB1:21,9p:21,18:20,9:20,12p:20,NFE2L2:19,IDH1:19,8:18,5:18,EGFR:18,6q:17,7p:17,BRAF:17,2:16,19q:16,APC:16,4:15,17:15,6p:15,3:14,FBXW7:14,BRD7:14,19:13,11:13,10q:13,CTNNB1:13,PIK3R1:13,4p:12,17q:1…
50-54	IDH1:22,PIK3CA:15,BRAF:11,CTNNB1:9,KRAS:6,KEAP1:4,GNAQ:4,FGFR3:3,HRAS:3,NRAS:3,SMARCA4:2,PIK3CG:2,SF3B1:2,GTF2I:2,EIF1AX:2,GNA11:2,ERBB3:1,ERBB2:1,MYC:1,EGFR:1,GABRA6:1,RHOA:1,SI:1,NFE2L2:1,IDH2:1,EEF1A1:1,APOB:1,OR2G2:1,KDR:1,GRIN2A:1,FOXA1:1,SPOP:1,MAP2K2:1,SCAP:1,TRRAP:1,COL5A1:1,TTN:1,OR4C16:1,KIT:1	MYC:62,PIK3CA:53,KRAS:27,BRAF:25,NFE2L2:21,EGFR:19,FLNA:15,MET:15,KEAP1:13,MDM2:10,CRIP3:10,MAPK1:9,ERBB2:7,MYH9:7,RAC1:7,HRAS:6,GNAS:6,FGFR3:5,RAD21:5,GNA13:4,HIST1H3B:4,NRAS:4,CTNNB1:4,EEF1A1:4,GAR1:3,AHR:3,PDGFRA:3,SMARCA4:3,SOS1:3,SPOP:3,FOXA1:3,HNRNPA2B1:3,HIST2H2BE:2,RHOA:2,RHOB:2,ERCC2:2,BCLAF1:2,C3orf70:2,ITGB1:2,CREB3L3:2,IDH1:2,SRC:2,SDHA:2,TRRAP:2,KIT:2,PLCB1:2,ERBB3:2,CUL1:1,SF1:1,CLA…	EGFR:11,KRAS:6,PIK3CA:6,NFE2L2:5,FGFR3:3,BRAF:2,MET:2,CTNNB1:2,C3orf70:1,SMARCA2:1,PDGFRA:1,MYH9:1,HRAS:1,FGFR2:1,TRIM49C:1,TRIM49L2:1	TP53:68,KMT2D:15,ARID1A:12,CDKN2A:12,APC:10,FAT1:8,NOTCH1:7,FBXW7:6,CIC:6,ATRX:6,NF1:5,NSD1:5,PIK3R1:4,PTEN:4,SETD2:4,KDM6A:3,KMT2C:3,STAG2:3,ZBTB20:3,CDKN1A:2,MLL2:2,ATM:2,EP300:2,ARID2:2,CUL3:2,BAP1:2,NIPBL:2,ASXL2:1,DIAPH2:1,TSC1:1,CNOT1:1,EPHA2:1,RBM10:1,SOX9:1,AMER1:1,CSNK2A1:1,PTCH1:1,CYLD:1,AJUBA:1,HLA-A:1,CDK12:1,KDM5C:1,PBRM1:1,VHL:1,BRD7:1,PRKACA:1,AXIN1:1,ARID1B:1,NUP133:1,ZMYM3:1,DDX3…	CDKN2A:65,PTEN:48,SMAD4:35,RB1:30,TP53:28,ARID1A:27,BAP1:25,PIK3R1:20,RASA1:20,TGFBR2:20,ARID2:17,MLL:15,KDM6A:15,SETD2:15,FBXW7:14,CUL3:14,BRD7:12,ARID1B:11,FUBP1:11,APC:10,MLL2:9,ATM:8,SMAD2:8,VHL:8,PBRM1:8,ATRX:7,EP300:7,CASP8:7,CDKN2C:7,CREBBP:6,NSD1:6,KDM5C:6,AXIN1:6,NF2:5,TSC2:5,NCOR1:4,STAG2:4,FAT1:4,NF1:4,ACVR2A:4,KIF5B:4,NOTCH1:4,HLA-A:4,TCEB1:4,STK11:4,CDKN1A:3,DIAPH2:3,PSIP1:3,MLL3:3,Z…	TP53:26,VHL:11,PTEN:9,PBRM1:8,RB1:4,SMAD4:4,APC:3,BAP1:3,FUBP1:3,CIC:3,ARID2:2,TSC1:1,GPS2:1,STAG2:1,EP300:1,NF1:1,NSD1:1,RASA1:1,NOTCH1:1,SETD2:1,ACVR2A:1,BRD7:1,STK11:1,FAT1:1,ARID1A:1,FBXW7:1,MLL3:1,CDH1:1	13:46,21:44,14:41,10:39,4:34,18:31,15:30,9:25,22:22,11:13,3:10,6:9,1:8,16:8,17:7,2:6,19:4,5:4	7:72,20:54,12:25,16:20,19:20,8:19,17:18,5:17,21:12,13:11,2:11,14:11,22:7,3:6,11:5,15:3,6:3,1:2,9:2,18:2,4:1	8p:66,3p:61,17p:59,9p:46,1p:42,6q:40,5q:38,18q:35,16q:27,10q:26,4p:21,11q:21,11p:17,4q:17,19q:16,19p:11,10p:10,3q:7,9q:6,6p:5,18p:4,2q:2,12p:2	8q:62,5p:51,1q:44,3q:43,20q:23,7p:21,17q:21,2p:20,12p:19,18p:15,19q:15,6p:14,9q:11,16p:10,10p:9,7q:8,20p:5,19p:4,12q:3,2q:3,5q:2,4p:2,11q:2,8p:2,16q:1,4q:1,9p:1	TP53:122,CDKN2A:77,PIK3CA:74,7:72,8p:68,MYC:63,8q:62,3p:61,PTEN:61,17p:59,13:57,21:56,20:54,14:52,5p:51,3q:50,9p:47,1q:44,1p:42,6q:40,5q:40,ARID1A:40,SMAD4:40,KRAS:39,10:39,BRAF:38,18q:35,4:35,RB1:34,18:33,15:33,19q:31,EGFR:31,BAP1:30,22:29,16:28,16q:28,9:27,NFE2L2:27,10q:26,12:25,17:25,19:24,IDH1:24,PIK3R1:24,4p:23,20q:23,APC:23,11q:23,5:21,ARID2:21,7p:21,FBXW7:21,12p:21,17q:21,RASA1:21,2p:20,TG…
55-59	PIK3CA:20,CTNNB1:20,KRAS:8,SPOP:8,FGFR3:7,NFE2L2:7,SI:7,IDH1:6,BRAF:6,ERBB3:5,HRAS:5,KEAP1:4,GNA11:4,AHR:3,ERBB4:3,ACTB:2,NRAS:2,MYH9:2,ITGB1:2,GNAS:2,APOB:2,GRIN2A:2,FOXA1:2,BCLAF1:1,SF1:1,HIST1H3B:1,CLASP2:1,RHOA:1,ERCC2:1,KIAA0368:1,CUL1:1,SPTAN1:1,GNA13:1,SMARCA2:1,HIST2H2BE:1,PCBP1:1,LZTR1:1,GABRA6:1,KRT15:1,FLNA:1,MTOR:1,KIF1A:1,MET:1,SMARCA4:1,EGFR:1,CRIP3:1,EEF1A1:1,RAD21:1,FGFR2:1,MYC:1,…	MYC:83,PIK3CA:71,KRAS:40,BRAF:40,EGFR:40,NFE2L2:28,ERBB2:24,MET:19,KEAP1:18,FLNA:17,CRIP3:15,HRAS:14,IDH1:13,RAC1:13,RAD21:12,AHR:11,ERBB3:11,MYH9:9,APOB:8,HIST1H3B:7,PDGFRA:7,TGFBR1:7,GNA13:6,FGFR3:6,CTNNB1:6,MDM2:6,EEF1A1:6,TRIM49L2:6,CREB3L3:5,SPOP:5,SRC:5,C3orf70:4,SMARCA2:4,CUL1:4,FOXA1:4,MAPK1:4,GRIN2A:4,SDHA:4,RXRA:3,HIST2H2BE:3,LZTR1:3,ITGB1:3,SMARCA4:3,SOS1:3,KDR:3,RHOB:2,ERCC2:2,NRAS:2,…	PIK3CA:12,EGFR:12,KRAS:6,NFE2L2:5,BRAF:4,ERBB2:2,MET:2,CTNNB1:2,RAD21:2,HIST1H3B:1,FGFR3:1,NRAS:1	TP53:87,KMT2D:23,CDKN2A:15,ARID1A:14,APC:12,KDM6A:10,MLL2:8,FAT1:8,ARID2:8,KMT2C:7,EP300:7,PTEN:7,FBXW7:6,PIK3R1:5,HLA-B:4,NSD1:4,NOTCH1:4,SETD2:4,ALB:4,STAG2:3,ATM:3,WAC:3,SMAD4:3,CUL3:3,NF1:3,RB1:3,CTNND1:2,ZFP36L1:2,KANSL1:2,DIAPH2:2,AMER1:2,CASP8:2,PBRM1:2,BAP1:2,ARID1B:2,BCOR:2,TSC1:1,CNOT1:1,NHLRC1:1,MLL3:1,KIAA1267:1,KMT2A:1,MLL:1,CDKN1A:1,CHD1:1,KLF5:1,MAP3K1:1,ARAF:1,TCF7L2:1,FAM123B:1,S…	CDKN2A:93,PTEN:86,RB1:48,SMAD4:46,TP53:42,PIK3R1:33,BAP1:32,ARID1A:30,RASA1:27,FBXW7:25,KDM6A:20,TGFBR2:18,SMAD2:16,MLL:14,APC:14,CUL3:13,ARID1B:13,BRD7:12,ATM:11,EP300:11,PBRM1:11,FAT1:11,SETD2:11,MLL2:10,CHD8:10,CASP8:9,CREBBP:8,MAX:8,ACVR2A:8,ARID2:8,HLA-A:8,VHL:8,CHD1:7,ATRX:7,CHD3:7,RBL2:6,TCF12:6,KIF5B:6,NSD1:6,STAG2:5,PSIP1:5,TSC1:5,NOTCH1:5,CYLD:5,KDM5C:5,NF2:5,AXIN1:5,STK11:5,GPS2:4,MLL3…	TP53:40,PTEN:18,VHL:10,PBRM1:8,RB1:7,NF1:7,SETD2:7,APC:6,BAP1:5,FAT1:4,ARID1A:4,STK11:4,KDM6A:3,CREBBP:3,NSD1:3,TSC2:3,AXIN1:3,NCOR1:2,STAG2:2,SMAD4:2,CYLD:2,MEN1:1,DIAPH2:1,EPHA2:1,KMT2D:1,MLL2:1,RBM10:1,ELF3:1,FBXW7:1,ATM:1,AJUBA:1,CUL3:1,NF2:1,ARID1B:1,MLL:1,MGA:1,NOTCH1:1,SMAD2:1,ATRX:1,ARID2:1	13:72,21:66,14:64,10:63,18:55,22:53,15:50,4:47,9:41,11:28,6:21,16:18,1:12,2:11,17:10,3:10,19:6,5:4	7:98,20:81,16:27,8:23,12:23,19:23,5:22,17:20,2:20,13:19,22:15,21:10,14:10,9:9,1:6,3:5,6:4,4:3,11:2,15:1	8p:125,17p:97,3p:90,5q:69,9p:55,1p:53,6q:53,18q:47,19p:39,10q:39,16q:39,11q:32,4p:31,4q:24,11p:12,9q:11,6p:9,10p:8,2q:7,3q:5,16p:4,19q:3,12p:3,20p:2,2p:1,18p:1	8q:99,1q:76,5p:60,3q:55,20q:39,17q:38,7p:36,6p:27,12p:25,18p:22,2p:21,19q:18,9q:17,10p:16,16p:15,20p:12,7q:10,12q:5,19p:4,4p:3,5q:3,9p:2,2q:2,17p:2,3p:2,11q:1	TP53:169,8p:125,PTEN:111,CDKN2A:108,PIK3CA:103,17p:99,8q:99,7:98,3p:92,13:91,MYC:84,20:81,21:76,1q:76,14:74,5q:72,22:68,10:63,5p:60,3q:60,RB1:58,9p:57,18:55,KRAS:54,1p:53,6q:53,EGFR:53,15:51,SMAD4:51,4:50,9:50,BRAF:50,ARID1A:48,18q:47,16:45,19p:43,NFE2L2:40,10q:39,20q:39,16q:39,BAP1:39,17q:38,PIK3R1:38,6p:36,7p:36,4p:34,KDM6A:33,11q:33,FBXW7:32,APC:32,2:31,11:30,17:30,19:29,9q:28,12p:28,CTNNB1:28…
60-64	PIK3CA:24,KRAS:21,CTNNB1:14,BRAF:13,KEAP1:12,IDH1:11,HRAS:9,SI:9,SPOP:8,GRIN2A:7,TTN:6,GNAQ:6,NRAS:5,FOXA1:5,FGFR3:4,GNAS:4,NFE2L2:4,GTF2I:4,RHOA:3,ERBB2:3,GABRA6:3,SMARCA4:3,OR2G2:3,RHOB:2,ERCC2:2,SF1:2,MET:2,COL5A1:2,DNAH5:2,ERBB4:2,GNA11:2,SF3B1:2,ZEB2:1,RXRA:1,SMARCA2:1,CUL1:1,ERBB3:1,AHR:1,CD79B:1,IGLL5:1,MYH9:1,RAC1:1,MAPK1:1,FLNA:1,MTOR:1,EGFR:1,U2AF1:1,FGFR2:1,MED12:1,PCBP1:1,CEP63:1,MDM2…	MYC:88,PIK3CA:82,BRAF:52,KRAS:38,EGFR:38,MET:34,NFE2L2:32,ERBB2:20,KEAP1:19,MYH9:16,HRAS:14,NRAS:13,CTNNB1:13,CRIP3:13,FGFR3:12,AHR:11,RAC1:11,RAD21:11,ERBB3:10,MAPK1:10,HIST2H2BE:9,MDM2:9,ACTB:8,IDH1:8,KDR:8,HIST1H3B:7,GNAS:7,FLNA:7,CREB3L3:7,PIK3CG:7,FOXA1:7,CUL1:6,GAR1:6,GNA13:6,C3orf70:6,PDGFRA:6,SOS1:6,KIAA0368:5,RHOA:5,SMARCA4:5,TRIM49L2:5,ERCC2:4,RXRA:4,ITGB1:4,TBC1D22B:4,RHOB:3,U2AF1:3,GR…	EGFR:10,KRAS:9,NFE2L2:6,PIK3CA:5,BRAF:4,ERBB2:3,FGFR3:2,MET:2,KEAP1:2,GRIN2A:2,ERBB3:1,MYD88:1,CRIP3:1,KDR:1,HRAS:1,RHOA:1,ERBB4:1	TP53:92,KMT2D:21,ARID1A:19,APC:16,FAT1:13,CDKN2A:10,PTEN:10,FBXW7:8,ATM:7,STAG2:7,KDM6A:7,CREBBP:7,PIK3R1:7,NF1:7,ARID2:7,NSD1:6,NOTCH1:6,ALB:6,KMT2C:5,RB1:5,KDM5C:5,CDKN1A:4,MLL3:4,CUL3:4,BAP1:4,MGA:4,ZFP36L1:3,KMT2A:3,ASXL2:3,ELF3:3,MLL2:3,KANSL1:3,AMER1:3,ATRX:3,SETD2:3,RBL2:2,DIAPH2:2,RBM10:2,FAM123B:2,TCF7L2:2,SMAD2:2,SOX9:2,ACVR2A:2,VHL:2,CIC:2,KLF5:2,ARHGAP35:2,ZMYM3:2,RNF43:2,EP300:1,NHLR…	CDKN2A:97,PTEN:84,RB1:48,SMAD4:48,TP53:46,PIK3R1:40,ARID1A:32,FBXW7:28,APC:28,RASA1:27,BAP1:26,KDM6A:21,TGFBR2:20,MLL:19,FAT1:17,MLL2:17,SMAD2:17,SETD2:17,ATM:16,PSIP1:16,NF1:15,CUL3:15,ATRX:13,ARID2:13,ARID1B:13,NCOR1:12,EP300:12,NSD1:12,PBRM1:12,CHD1:11,HLA-A:11,VHL:11,MLL3:10,STK11:10,CREBBP:9,STAG2:9,CHD8:9,TSC1:8,RBM5:8,ACVR2A:8,RBL2:7,HIF1A:7,BRD7:7,CHD3:7,ARHGAP35:7,DIAPH2:6,MAX:6,MMP3:6,R…	TP53:50,RB1:12,PTEN:11,PBRM1:10,APC:8,SMAD4:7,VHL:7,SETD2:6,NSD1:5,RASA1:5,ARID2:4,KMT2D:4,MLL2:4,FAT1:4,ATM:4,NF2:4,TSC1:3,ARID1A:3,GPS2:3,BAP1:3,STK11:3,KDM6A:2,FBXW7:2,CREBBP:2,CDKN2A:2,NF1:2,ATRX:2,CUL3:2,HLA-A:2,CIC:2,KMT2C:1,MLL3:1,STAG2:1,CNOT1:1,RBM10:1,NOTCH1:1,TGFBR2:1,HLA-B:1,FUBP1:1,ARID1B:1,AXIN1:1,RPS6KA3:1,TSC2:1,MGA:1,BRD7:1	13:81,22:75,14:69,18:68,15:63,21:62,4:58,9:57,10:50,11:32,6:20,3:14,17:14,19:11,16:10,1:9,2:9,5:3,8:1,12:1	7:109,20:97,12:36,8:36,16:30,17:29,5:25,13:23,21:20,19:19,2:18,3:17,22:16,14:11,9:8,1:6,6:4,11:3,15:3,4:2,18:1	17p:119,8p:119,3p:79,5q:77,6q:72,9p:64,1p:60,16q:60,18q:55,19p:41,10q:36,4p:31,11p:28,4q:21,11q:14,10p:14,6p:10,9q:9,16p:6,18p:6,2q:5,19q:5,3q:3,20p:3,12q:2,2p:2,12p:1	1q:92,8q:86,5p:85,3q:54,17q:33,7p:32,6p:32,20q:30,18p:28,2p:27,12p:23,16p:22,19q:21,9q:14,7q:14,10p:12,20p:12,11q:9,12q:8,19p:7,4q:3,2q:2,3p:2,17p:2,9p:1,16q:1,5q:1,4p:1,18q:1,8p:1	TP53:188,17p:121,8p:120,PIK3CA:111,7:109,CDKN2A:109,PTEN:105,13:104,20:97,1q:92,22:91,MYC:88,8q:86,5p:85,21:82,3p:81,14:80,5q:78,6q:72,18:69,BRAF:69,KRAS:68,15:66,9p:65,9:65,RB1:65,16q:61,4:60,1p:60,3q:57,18q:56,SMAD4:56,ARID1A:54,APC:52,10:50,EGFR:49,19p:48,PIK3R1:47,17:43,NFE2L2:42,6p:42,16:40,FBXW7:38,MET:38,12:37,8:37,10q:36,11:35,FAT1:34,18p:34,17q:33,BAP1:33,KEAP1:33,RASA1:33,4p:32,7p:32,3:…
65-69	PIK3CA:33,CTNNB1:23,BRAF:18,KRAS:16,NFE2L2:14,KEAP1:12,SI:12,SPOP:12,GRIN2A:9,IDH1:7,TTN:7,FGFR3:6,ERBB2:6,NRAS:5,FOXA1:5,ERCC2:4,SF3B1:4,ERBB3:3,RHOA:3,EEF1A1:3,MUC16:3,OR4C16:3,RXRA:2,RHOB:2,SMARCA2:2,SPTAN1:2,CLASP2:2,GNA13:2,GNAS:2,MTOR:2,EGFR:2,OR2G2:2,RAC1:2,ERBB4:2,TRIM49C:2,GNAQ:2,GNA11:2,CUL1:1,ACTB:1,C3orf70:1,ZEB2:1,BCLAF1:1,KIAA0368:1,SF1:1,MDM2:1,HIST1H3B:1,GLT8D2:1,PDGFRA:1,MAPK1:1,…	MYC:93,PIK3CA:77,BRAF:63,KRAS:51,EGFR:50,NFE2L2:41,ERBB2:29,RAD21:25,MET:17,CTNNB1:16,ERCC2:16,RAC1:16,AHR:15,FGFR3:15,IDH1:14,FLNA:14,HRAS:14,KEAP1:14,CRIP3:14,MDM2:12,HIST2H2BE:12,GNA13:12,CLASP2:11,MAPK1:11,MYH9:11,ERBB3:10,C3orf70:10,CUL1:10,HIST1H3B:10,RHOA:7,NRAS:7,APOB:7,SOS1:7,FGFR2:7,PIK3CG:7,ACTB:6,CREB3L3:6,FOXA1:6,RXRA:5,SRC:5,TGFBR1:5,TRIM49L2:5,GAR1:4,SMARCA2:4,KDR:4,RHOB:3,GNAS:3,P…	PIK3CA:19,EGFR:13,KRAS:8,CTNNB1:4,ERBB2:3,ERBB3:3,NFE2L2:3,C3orf70:2,FGFR3:2,GRIN2A:2,KEAP1:2,PIK3CG:2,GNA13:1,AHR:1,CUL1:1,KIAA0368:1,HIST1H3B:1,SPTAN1:1,HIST2H2BE:1,SMARCA2:1,MYC:1,PDGFRA:1,RAC1:1,FLNA:1,MET:1,RAD21:1,FOXA1:1,NRAS:1,BRAF:1,TRRAP:1,TRIM49C:1,TRIM49L2:1	TP53:115,KMT2D:31,CDKN2A:24,APC:22,ARID1A:20,KDM6A:16,FAT1:11,CREBBP:10,NF1:9,PTEN:8,CDKN1A:7,EP300:7,FBXW7:7,NOTCH1:7,NSD1:7,ALB:7,KMT2C:6,ATM:5,CUL3:5,NUP133:5,RNF43:5,MLL3:4,KANSL1:4,STAG2:4,ARID2:4,ATRX:4,ASXL2:3,RB1:3,KLF5:3,AMER1:3,SOX9:3,RASA1:3,AJUBA:3,BAP1:3,RPS6KA3:3,STK11:3,MLL2:3,CDH1:3,CNBD1:3,BCOR:3,DIAPH2:2,KMT2A:2,PSIP1:2,EPHA2:2,TSC1:2,FAM123B:2,TGIF1:2,PIK3R1:2,CYLD:2,HLA-B:2,CH…	PTEN:103,CDKN2A:101,SMAD4:65,RB1:54,TP53:50,FBXW7:44,RASA1:43,PIK3R1:37,ARID1A:30,FAT1:26,SMAD2:26,KDM6A:25,BAP1:24,TGFBR2:20,EP300:19,NF1:19,CUL3:18,CREBBP:17,PSIP1:17,ATM:17,MLL:17,ATRX:17,APC:17,SETD2:16,ARID2:15,HLA-A:14,NCOR1:13,ARID1B:13,CHD3:13,CHD1:11,MLL2:11,STAG2:11,MAX:11,NOTCH1:11,STK11:10,DDX3X:9,NSD1:9,BRD7:9,CNOT1:8,RBL2:8,NF2:8,TSC1:7,CHD8:7,KIF5B:7,ASXL2:6,RBM10:6,GPS2:6,CASP8:6,…	TP53:55,PTEN:15,APC:10,RB1:9,PBRM1:6,SMAD4:6,NSD1:6,FAT1:5,VHL:5,NF1:4,RASA1:4,NCOR1:3,PSIP1:3,ARID1A:3,KDM6A:2,ATM:2,FBXW7:2,KMT2A:2,MLL:2,TGFBR2:2,CMTR2:2,FTSJD1:2,NF2:2,CNOT1:1,STAG2:1,CREBBP:1,RBM5:1,KMT2C:1,MLL3:1,TCF12:1,CYLD:1,PIK3R1:1,CIC:1,NIPBL:1,ARID2:1,ACVR2A:1,AXIN1:1,NOTCH1:1,BAP1:1,SETD2:1,BRD7:1	21:86,13:84,4:70,14:68,10:66,18:65,22:65,9:56,15:48,11:28,6:16,16:14,19:12,3:11,17:9,2:7,5:7,1:6,12:2	7:103,20:78,8:26,12:23,13:23,22:22,17:21,16:20,19:20,5:18,21:17,14:13,2:12,3:11,9:8,15:5,1:5,11:5,6:2,18:2,4:1	8p:150,17p:135,3p:106,5q:85,6q:70,1p:67,16q:61,9p:60,18q:56,4p:44,10q:42,19p:36,11p:30,11q:25,4q:23,10p:23,9q:17,2q:9,16p:9,3q:7,6p:6,19q:4,12p:2,18p:1,12q:1,20p:1	8q:124,1q:99,5p:91,3q:76,7p:54,20q:48,17q:40,12p:38,6p:35,2p:34,18p:30,20p:24,7q:23,19q:23,16p:20,10p:18,9q:17,19p:9,3p:7,12q:6,2q:4,4p:3,11q:3,11p:2,9p:2,17p:2,4q:1,16q:1,18q:1,5q:1	TP53:220,8p:150,17p:137,PIK3CA:129,PTEN:126,CDKN2A:125,8q:124,3p:113,13:107,7:103,21:103,1q:99,MYC:94,5p:91,22:87,5q:86,3q:83,BRAF:82,14:81,20:78,KRAS:75,SMAD4:73,4:71,6q:70,18:67,1p:67,RB1:66,10:66,EGFR:65,9:64,16q:62,9p:62,NFE2L2:58,18q:57,7p:54,FBXW7:53,ARID1A:53,15:53,RASA1:50,APC:49,20q:48,4p:47,19p:45,CTNNB1:43,KDM6A:43,10q:42,FAT1:42,6p:41,10p:41,12p:40,17q:40,PIK3R1:40,ERBB2:38,16:34,9q:3…
70-74	PIK3CA:24,CTNNB1:19,KRAS:17,KEAP1:12,BRAF:9,NFE2L2:8,FGFR3:7,GRIN2A:6,SI:6,ERBB3:5,HRAS:5,FOXA1:5,RHOA:4,IDH1:4,TTN:4,RXRA:3,ERCC2:3,RHOB:3,ERBB2:3,SMARCA4:3,KDR:3,GNAQ:3,SF3B1:2,NRAS:2,GNAS:2,EEF1A1:2,APOB:2,SPOP:2,OR4C16:2,GTF2I:2,HIST1H3B:1,CLASP2:1,ACTB:1,BCLAF1:1,SMARCA2:1,AHR:1,SF1:1,CD79B:1,MYD88:1,PIM1:1,GABRA6:1,RAC1:1,MTOR:1,MET:1,GRIA2:1,PCBP1:1,MDM2:1,SMURF2:1,COL5A1:1,PPP6C:1,MAP2K7:…	PIK3CA:73,MYC:58,KRAS:49,EGFR:41,BRAF:35,ERBB2:26,NFE2L2:26,RAD21:23,MET:20,KEAP1:16,HRAS:13,PIK3CG:13,AHR:12,NRAS:12,C3orf70:11,ERBB3:11,CTNNB1:11,HIST2H2BE:9,FGFR3:8,HIST1H3B:8,RHOA:8,CLASP2:7,CUL1:7,CRIP3:7,TGFBR1:7,GNA13:6,MDM2:6,IDH1:6,TRIM49L2:6,ERCC2:5,RAC1:5,GRIN2A:5,FGFR2:5,SRC:5,TRRAP:5,ACTB:4,SF1:4,SMARCA2:4,RXRA:4,GAR1:4,FLNA:4,SDHA:4,PDGFRA:3,GNAS:3,APOB:3,CREB3L3:3,FOXA1:3,TBC1D22B:…	KRAS:11,EGFR:7,BRAF:7,PIK3CA:4,AHR:3,FGFR3:3,NFE2L2:3,KIAA0368:2,ERBB2:2,PDGFRA:2,CRIP3:2,FOXA1:2,BCLAF1:1,HRAS:1,SF1:1,SMARCA2:1,HIST2H2BE:1,ACTB:1,C3orf70:1,RHOA:1,MYC:1,PIM1:1,CARD11:1,GABRA6:1,GLT8D2:1,FLNA:1,U2AF1:1,KEAP1:1,PIK3CG:1,SDHA:1,TTN:1,NOMO1:1,ERBB3:1,CTNNB1:1	TP53:80,KMT2D:27,ARID1A:22,APC:20,FBXW7:13,CDKN2A:13,ATM:12,MLL2:12,ARID2:11,KDM6A:10,PTEN:9,KMT2C:7,CREBBP:7,FAT1:7,ALB:7,RNF43:7,EP300:6,RBM10:6,NOTCH1:6,SETD2:6,STAG2:5,ELF3:5,RB1:5,CASP8:5,PIK3R1:4,SMAD4:4,RASA1:4,MLL3:3,CDKN1A:3,CTNND1:3,SMAD2:3,TCF7L2:3,HIST1H1E:3,CTCF:3,EPHA2:3,ATRX:3,KMT2A:2,ASXL2:2,ACVR2A:2,TGIF1:2,SOX9:2,BTG2:2,NF1:2,NSD1:2,NF2:2,PBRM1:2,NUP133:2,RPS6KA3:2,BAP1:2,ZMYM3:…	CDKN2A:81,PTEN:64,RB1:43,SMAD4:40,TP53:33,ARID1A:33,RASA1:25,BAP1:21,FBXW7:19,SMAD2:19,MLL:18,ATM:17,KDM6A:16,PIK3R1:15,CREBBP:14,EP300:14,CUL3:14,PSIP1:13,SETD2:13,FAT1:12,APC:12,NSD1:11,ARID1B:10,ARHGAP35:10,CHD1:9,NF1:9,PBRM1:9,STK11:9,TSC1:8,HLA-A:8,ZFP36L1:7,NCOR1:7,RBL2:7,MLL2:7,CHD8:7,CHD3:7,MLL3:6,VHL:6,NF2:6,BRD7:6,CNOT1:5,ARID2:5,DIAPH2:5,ATRX:5,CDH1:5,NHLRC1:4,GPS2:4,RBM5:4,STAG2:4,TGF…	TP53:45,PTEN:10,PBRM1:9,VHL:7,RB1:6,APC:6,NCOR1:5,ARID1A:5,EP300:5,SETD2:5,STK11:5,BAP1:4,KMT2C:3,MLL3:3,TSC1:3,FAT1:3,ATM:3,PSIP1:2,STAG2:2,ASXL2:2,ARID2:2,NOTCH1:2,NF1:2,CDKN1A:1,KMT2A:1,MLL:1,GPS2:1,KDM6A:1,ZFP36L1:1,KMT2D:1,MLL2:1,RBL2:1,SMAD4:1,BRD7:1,AXIN1:1,CREBBP:1,BCOR:1,BMPR2:1	4:69,21:68,13:67,22:64,14:60,9:58,10:54,18:50,15:49,6:23,16:20,3:16,11:15,19:12,17:8,2:7,5:5,12:1	7:97,20:94,12:33,8:32,13:29,16:25,5:22,17:16,3:15,21:15,22:14,2:12,1:9,19:8,9:8,18:6,14:5,15:5,6:4,11:3	17p:112,8p:98,5q:81,3p:67,1p:64,6q:51,16q:47,9p:41,18q:36,11p:34,19p:34,10q:27,4p:23,4q:21,9q:18,11q:18,10p:10,16p:9,6p:9,18p:5,19q:4,3q:4,2q:2,20p:2,2p:2,12p:2,1q:1,12q:1	1q:84,8q:81,5p:72,3q:43,17q:36,7p:30,20q:29,19q:27,18p:24,6p:24,12p:21,2p:20,10p:17,20p:15,16p:12,7q:10,12q:8,11q:7,19p:6,3p:5,2q:4,9q:4,4p:3,16q:2,9p:2,17p:2,5q:1	TP53:158,17p:114,PIK3CA:101,8p:98,7:97,13:96,CDKN2A:94,20:94,1q:85,PTEN:83,21:83,5q:82,8q:81,22:78,KRAS:77,5p:72,3p:72,4:69,9:66,14:65,1p:64,ARID1A:60,MYC:59,18:56,RB1:54,15:54,10:54,6q:51,BRAF:51,16q:49,EGFR:48,3q:47,16:45,SMAD4:45,9p:43,19p:40,APC:38,NFE2L2:37,18q:36,17q:36,11p:34,12:34,6p:33,FBXW7:32,ATM:32,8:32,ERBB2:31,19q:31,CTNNB1:31,3:31,7p:30,18p:29,20q:29,KEAP1:29,RASA1:29,KMT2D:28,10q:…
75-79	PIK3CA:18,KRAS:15,GRIN2A:9,BRAF:9,CTNNB1:5,RXRA:4,RHOB:4,KEAP1:4,GNA11:4,FGFR3:3,ERBB3:3,SF3B1:3,GNAS:3,ERBB4:3,ERCC2:2,GNA13:2,SPTAN1:2,ERBB2:2,SI:2,IDH1:2,NRAS:2,CLASP2:1,SMARCA2:1,C3orf70:1,ZEB2:1,KRT15:1,MTOR:1,NFE2L2:1,CREB3L3:1,APOB:1,PIK3CG:1,SPOP:1,HRAS:1,PLCB1:1,TTN:1,MAP2K1:1,MUC16:1,OR4C16:1,TRIM49C:1,MAP2K7:1,TGFBR1:1,GNAQ:1,CYSLTR2:1	MYC:42,PIK3CA:41,KRAS:33,EGFR:29,BRAF:26,ERBB2:21,AHR:17,ERBB3:14,NFE2L2:13,HIST2H2BE:12,HIST1H3B:10,MDM2:9,ACTB:9,CTNNB1:9,ERCC2:8,FGFR3:8,HRAS:8,MET:8,RAD21:8,CUL1:7,NRAS:7,GNA13:7,TRIM49L2:7,CLASP2:6,RAC1:6,RHOA:5,KEAP1:5,CRIP3:5,GRIN2A:5,RHOB:4,GNAS:4,FLNA:4,PIK3CG:4,TGFBR1:4,BCLAF1:3,SF3B1:3,GAR1:3,RXRA:3,C3orf70:3,KRT15:3,SRC:3,KIAA0368:2,SF1:2,PCBP1:2,MYH9:2,CREB3L3:2,SOS1:2,KDR:2,SDHA:2,T…	KRAS:9,ERBB2:4,PIK3CA:4,NFE2L2:4,SMARCA2:2,C3orf70:2,MET:2,PIK3CG:2,ERCC2:1,HIST1H3B:1,ACTB:1,SPTAN1:1,MYC:1,MYH9:1,EGFR:1,HRAS:1,GRIN2A:1,BRAF:1,SDHA:1,MDM2:1,KIT:1,CTNNB1:1	TP53:63,KMT2D:23,ARID1A:20,KDM6A:12,CDKN2A:12,APC:11,FBXW7:10,ATM:8,MLL2:7,KMT2C:6,ARID2:6,EP300:5,RB1:5,PTEN:5,FAT1:5,NF1:5,KMT2A:4,RBM10:4,ZFP36L1:4,AMER1:4,ACVR2A:4,NSD1:4,RNF43:4,STAG2:3,MLL3:3,FAM123B:3,TCF7L2:3,SMAD4:3,RASA1:3,KDM5C:3,MGA:3,CNBD1:3,THRAP3:2,PIK3R1:2,ARHGAP35:2,BCOR:2,CDH1:2,WAC:1,ELF3:1,NCOR1:1,TSC1:1,KANSL1:1,KIAA1267:1,CDKN1A:1,NHLRC1:1,MLL:1,SOX9:1,PTCH1:1,VHL:1,NF2:1,CU…	CDKN2A:55,PTEN:39,SMAD4:37,RB1:27,ARID1A:24,TP53:20,BAP1:17,EP300:16,KDM6A:16,RASA1:16,FBXW7:15,ATM:14,SMAD2:14,CHD1:13,CREBBP:11,PSIP1:11,NSD1:11,NCOR1:10,PIK3R1:9,SETD2:9,PBRM1:9,TSC1:8,RBM5:8,MLL2:8,ARID1B:8,MLL:7,APC:7,STK11:7,HLA-A:7,FAT1:6,DDX3X:6,GPS2:6,TGFBR2:6,VHL:6,RBM10:5,ARID2:5,ATRX:5,CUL3:5,NOTCH1:5,BRD7:5,CNOT1:4,RBL2:4,NHLRC1:4,ELF3:4,MLL3:4,STAG2:4,CASP8:4,NF1:4,AXIN1:4,CHD3:4,DI…	TP53:28,PTEN:8,APC:8,PBRM1:6,RB1:5,ATM:4,VHL:4,KDM6A:3,CREBBP:3,ARID1A:3,KMT2A:2,MLL:2,FBXW7:2,SMAD4:2,SETD2:2,EP300:1,PSIP1:1,DIAPH2:1,KMT2C:1,MLL3:1,CHD1:1,ACVR2A:1,PIK3R1:1,FAT1:1,AJUBA:1,TGFBR2:1,PCF11:1,CIC:1,FUBP1:1,STK11:1,CMTR2:1,FTSJD1:1,RBM10:1,NF1:1	21:51,15:44,22:40,4:39,14:38,18:37,13:32,9:30,10:30,11:20,6:14,16:13,3:12,2:7,17:7,19:5,5:4,1:2,8:1,12:1	20:58,7:54,13:22,8:17,12:13,16:12,5:12,21:11,3:10,22:10,2:9,19:8,17:8,6:6,9:4,14:3,1:1,15:1	8p:77,17p:72,5q:57,3p:45,6q:40,1p:38,18q:36,9p:35,16q:34,19p:29,10q:28,11p:18,4q:17,4p:15,11q:14,9q:12,6p:9,16p:5,3q:5,2q:4,10p:4,12p:2,19q:1,18p:1,12q:1	8q:63,5p:54,1q:46,3q:32,7p:30,20q:23,6p:23,17q:21,2p:21,18p:16,12p:16,19q:12,7q:12,10p:11,20p:9,16p:7,9q:5,2q:5,4p:4,9p:2,16q:2,12q:1,5q:1,11q:1,4q:1,17p:1,19p:1	TP53:111,8p:77,17p:73,CDKN2A:67,8q:63,PIK3CA:63,21:62,20:58,5q:58,KRAS:57,7:54,5p:54,13:54,PTEN:52,22:50,ARID1A:47,1q:46,15:45,3p:45,MYC:43,SMAD4:42,14:41,6q:40,4:39,1p:38,18:37,9p:37,3q:37,RB1:37,18q:36,16q:36,BRAF:36,9:34,6p:32,KDM6A:31,19p:30,7p:30,10:30,EGFR:30,10q:28,ERBB2:27,FBXW7:27,ATM:26,APC:26,16:25,20q:23,KMT2D:23,EP300:22,3:22,17q:21,2p:21,11:20,6:20,4p:19,RASA1:19,11p:18,12p:18,4q:18…
80-84	KRAS:14,CTNNB1:6,BRAF:6,ERCC2:3,NFE2L2:3,SF3B1:3,KEAP1:3,GRIN2A:3,FGFR3:2,PIK3CA:2,RXRA:2,KDR:2,SI:2,TTN:2,ERBB4:2,ERBB2:1,C3orf70:1,ERBB3:1,HRAS:1,ACTB:1,CUL1:1,RHOB:1,LZTR1:1,RAC1:1,OR2G2:1,FGFR2:1,KLHDC7A:1,MUC16:1,NRAS:1,TRRAP:1,EIF1AX:1	PIK3CA:19,KRAS:16,MYC:14,ERBB2:12,MET:9,BRAF:8,AHR:7,MDM2:7,EGFR:7,KEAP1:7,HRAS:6,RAD21:6,CTNNB1:5,CLASP2:5,ERBB3:5,HIST2H2BE:5,ERCC2:5,C3orf70:5,FGFR3:5,RAC1:5,NFE2L2:5,ACTB:4,SMARCA2:4,GNA13:4,HIST1H3B:4,RHOA:4,NRAS:4,CUL1:3,BCLAF1:2,RXRA:2,SPTAN1:2,PCBP1:2,MAPK1:2,MYH9:2,FLNA:2,CREB3L3:2,PIK3CG:2,HNRNPA2B1:2,PLCB1:2,TBC1D22B:2,SF1:1,KIAA0368:1,RHOB:1,GNAS:1,APOB:1,CRIP3:1,IDH1:1,LATS2:1,SDHA:1…	KRAS:5,FGFR3:1,ERBB2:1,ERCC2:1,NRAS:1,RHOB:1,KIAA0368:1,PDGFRA:1,EGFR:1,PIK3CA:1,NFE2L2:1,DNAH5:1	TP53:26,KMT2D:9,ARID1A:5,APC:5,ELF3:4,CDKN2A:4,KDM6A:4,KMT2C:3,RBM10:3,EP300:3,KMT2A:3,PTEN:3,KLF5:3,PIK3R1:3,MLL:2,CDKN1A:2,FAT1:2,AMER1:2,SOX9:2,NF1:2,ALB:2,RB1:1,FBXW7:1,ZFP36L1:1,MLL2:1,STAG2:1,DIAPH2:1,BAP1:1,ATM:1,MAX:1,ACVR2A:1,FAM123B:1,SMAD4:1,CHD8:1,CUL3:1,ARID2:1,CASP8:1,EPHA2:1,HLA-B:1,NOTCH1:1,TGFBR2:1,SETD2:1,STK11:1,NSD1:1,ATRX:1	CDKN2A:28,PTEN:24,SMAD4:15,FBXW7:13,ARID1A:13,TP53:11,ZFP36L1:9,CREBBP:9,ATM:8,CHD1:8,NCOR1:8,SMAD2:8,RASA1:8,RB1:7,PSIP1:7,MLL:6,MLL2:6,FAT1:6,BAP1:6,DIAPH2:5,NHLRC1:5,ARID2:5,WAC:5,TSC1:5,PIK3R1:5,NF1:5,GPS2:4,KDM6A:4,CNOT1:4,RBL2:4,EP300:4,MAX:4,NSD1:4,SETD2:4,BRD7:4,DDX3X:3,STAG2:3,TGFBR2:3,PBRM1:3,STK11:3,NOTCH1:3,HLA-A:3,RBM5:2,KIAA1267:2,CTNND1:2,APC:2,CUL3:2,HIF1A:2,CHD3:2,PRIM2:2,NF2:2,E…	TP53:9,PBRM1:4,SMAD4:4,KDM6A:3,RB1:3,VHL:3,PSIP1:2,APC:2,RASA1:2,ARHGAP35:2,EP300:1,STAG2:1,NCOR1:1,CDKN1A:1,USP9X:1,SMAD2:1,PTEN:1,CYLD:1,FBXW7:1,AJUBA:1,NSD1:1,AXIN1:1,RBM10:1,STK11:1,KMT2D:1,MLL2:1,NF1:1,CDKN2A:1,ATRX:1,ARID2:1	21:24,14:22,18:19,4:17,22:15,10:15,13:14,9:12,15:12,11:9,16:9,6:6,2:4,19:4,17:3,5:3,3:2,1:1,12:1	20:28,7:27,3:11,8:11,16:11,12:11,17:10,13:9,2:9,21:8,19:7,5:7,22:7,15:3,6:1,9:1,14:1,18:1	17p:31,8p:30,5q:27,3p:27,6q:19,9p:16,18q:15,11p:12,16q:12,1p:12,10q:11,19p:11,4q:9,9q:9,11q:9,6p:8,4p:6,2q:3,10p:3,16p:2,3q:2,2p:2,12p:1,12q:1	5p:28,8q:27,1q:17,3q:16,2p:11,12p:11,17q:11,20q:10,19q:9,6p:8,10p:7,18p:7,20p:6,7p:6,3p:4,9q:4,7q:4,16p:3,17p:3,19p:2,11p:1,2q:1,11q:1,4p:1	TP53:46,KRAS:35,17p:34,CDKN2A:33,21:32,3p:31,8p:30,5p:28,20:28,PTEN:28,5q:27,7:27,8q:27,14:23,13:23,22:22,PIK3CA:22,16:20,18:20,SMAD4:20,6q:19,3q:18,ARID1A:18,1q:17,4:17,6p:16,9p:16,FBXW7:15,18q:15,15:15,10:15,ERBB2:14,BRAF:14,MYC:14,9:13,17:13,2p:13,11p:13,19p:13,9q:13,3:13,2:13,12p:12,16q:12,1p:12,12:12,CTNNB1:11,KDM6A:11,RB1:11,10q:11,17q:11,19:11,8:11,ZFP36L1:10,KMT2D:10,10p:10,11q:10,5:10,20…
>=85	PIK3CA:4,KRAS:3,GRIN2A:3,KDR:2,FGFR3:1,RXRA:1,NFE2L2:1,MYC:1,BRAF:1,MAP2K1:1,PPP6C:1,COL5A1:1,CTNNB1:1,KIT:1,MUC16:1,RAC1:1,THSD7B:1,SLC27A5:1,MAP2K7:1,GNAQ:1,GNA11:1	MYC:14,ERBB2:5,AHR:5,CTNNB1:5,PIK3CA:5,EGFR:5,GNA13:4,HIST2H2BE:4,HIST1H3B:4,NRAS:4,KRAS:4,BRAF:4,ACTB:3,FGFR3:2,MDM2:2,C3orf70:2,CLASP2:2,CUL1:2,RHOA:2,ERBB3:2,NFE2L2:2,SDHA:2,FAM40A:2,TBC1D22B:2,SF1:1,RHOB:1,RXRA:1,GNAS:1,PCBP1:1,MAPK1:1,FLNA:1,KEAP1:1,RAC1:1,MET:1,KDR:1,HNRNPA2B1:1,TRRAP:1,SMURF2:1	HIST2H2BE:1,KRAS:1,CUL1:1,RAC1:1,TBC1D22B:1,TRRAP:1	TP53:14,KMT2D:6,APC:5,ARID1A:4,NF1:3,CREBBP:2,KMT2C:2,MLL2:2,STAG2:2,ZFP36L1:2,KDM6A:2,FBXW7:2,AMER1:2,CDKN2A:2,ARID2:2,BCOR:2,TSC1:1,MLL3:1,CDKN1A:1,ELF3:1,ASXL2:1,CTNND1:1,TCF7L2:1,TGIF1:1,PTCH1:1,AJUBA:1,NOTCH1:1,SETD2:1,TGFBR2:1,CNBD1:1,CASP8:1,RASA1:1	CDKN2A:12,PTEN:10,RB1:7,ARID1A:7,ATM:6,PSIP1:5,SMAD2:5,MLL:4,TP53:4,SMAD4:4,CREBBP:3,WAC:3,NCOR1:3,KDM6A:3,CHD1:2,KIAA1267:2,MLL3:2,RBL2:2,DIAPH2:2,RBM5:2,EP300:2,FAT1:2,DDX3X:2,FBXW7:2,RASA1:2,BAP1:2,TSC1:1,NHLRC1:1,GPS2:1,ASXL2:1,ACVR2A:1,ATRX:1,CHD8:1,STAG2:1,CUL3:1,HLA-A:1,HLA-B:1,MLL2:1,PIK3R1:1,TGFBR2:1,HIF1A:1,PBRM1:1,VHL:1,ZBTB20:1,STK11:1,NF1:1,UBE2V2:1,BRD7:1	RB1:3,PTEN:2,TP53:2,ARID1A:1,EP300:1,APC:1,NF1:1,BAP1:1,SMAD4:1,DDX3X:1	10:10,21:8,22:6,9:5,16:5,13:5,14:4,4:3,18:3,15:3,11:3,3:3,2:3,6:1,17:1	20:15,7:13,21:7,8:3,19:3,13:3,1:2,14:1,5:1,12:1,15:1,17:1,18:1	8p:12,18q:10,6q:9,1p:9,11p:8,5q:8,17p:8,9p:7,10q:6,3p:6,4q:5,4p:4,2q:3,16q:3,11q:2,6p:1,16p:1,18p:1,3q:1,2p:1,12q:1,19p:1	8q:13,5p:10,17q:6,1q:6,7p:6,6p:6,3q:5,9q:4,2p:3,3p:3,20q:3,18p:2,7q:2,12p:2,20p:1,10p:1,19q:1,16p:1,9p:1,4p:1,19p:1	TP53:20,21:15,20:15,MYC:15,CDKN2A:14,7:13,8q:13,ARID1A:12,PTEN:12,8p:12,RB1:10,18q:10,5p:10,10:10,3p:9,PIK3CA:9,6q:9,1p:9,11p:8,9p:8,KRAS:8,5q:8,17p:8,13:8,6p:7,17q:6,KMT2D:6,1q:6,10q:6,3q:6,7p:6,CTNNB1:6,22:6,ATM:6,APC:6,ERBB2:5,PSIP1:5,9:5,HIST2H2BE:5,CREBBP:5,AHR:5,4q:5,16:5,4p:5,KDM6A:5,14:5,SMAD2:5,SMAD4:5,BRAF:5,EGFR:5,NF1:5,GNA13:4,HIST1H3B:4,2p:4,NRAS:4,MLL:4,FBXW7:4,18:4,15:4,9q:4,FGFR3:…
