## Additional file 2 for "Novel Driver Strength Index highlights important cancer genes in TCGA PanCanAtlas patients": 2021_8_16_14_9_distribution_cohorts_females_genes.tsv

Cancer type	SNA-based oncogenic events	CNA-based oncogenic events	Mixed oncogenic events	SNA-based tumor suppressor events	CNA-based tumor suppressor events	Mixed tumor suppressor events	Driver chromosome losses	Driver chromosome gains	Driver arm losses	Driver arm gains	Driver events of all classes
ACC	CTNNB1:8	CTNNB1:2	CTNNB1:1	TP53:6,ATRX:4,PRKAR1A:3,MEN1:2	TP53:14,ATRX:5,PRKAR1A:4,MEN1:3	MEN1:2,TP53:1	22:28,13:25,15:19,18:19,11:19,2:15,17:14,1:12,3:12,6:12	12:28,5:24,19:22,16:19,7:18,20:18,8:16,21:14,4:11	9p:18,1p:11,3p:4,6q:4,17p:4,18p:4,2p:3,3q:2,11p:2,17q:2,1q:1,11q:1,6p:1	10p:12,9q:12,19p:5,5q:5,12q:4,19q:4,5p:4,12p:4,20q:3,4p:3,7p:3,8q:3,16p:3,7q:2,16q:1,4q:1	12:28,22:28,13:25,5:24,19:22,TP53:21,16:19,15:19,18:19,11:19,7:18,20:18,9p:18,8:16,2:15,21:14,17:14,10p:12,1:12,3:12,6:12,9q:12,1p:11,4:11,CTNNB1:11,ATRX:9,PRKAR1A:7,MEN1:7,19p:5,5q:5,12q:4,19q:4,3p:4,6q:4,5p:4,17p:4,12p:4,18p:4,20q:3,2p:3,4p:3,7p:3,8q:3,16p:3,7q:2,3q:2,11p:2,17q:2,1q:1,11q:1,16q:1,6p:1,4q:1
BLCA	FGFR3:7,PIK3CA:7,HRAS:6,ERBB2:5,NFE2L2:5,RHOB:5,ERBB3:4,SPTAN1:3,RHOA:3,ERCC2:3,CUL1:3,GAR1:2,BCLAF1:2,RXRA:2,ZEB2:2,C3orf70:2,HIST1H3B:1,CLASP2:1,SF3B1:1,KIAA0368:1,MDM2:1,NRAS:1,ACTB:1,SF1:1	AHR:25,ERBB2:22,GNA13:21,ERCC2:19,MDM2:19,C3orf70:18,HIST2H2BE:18,ACTB:17,PIK3CA:14,HIST1H3B:14,CUL1:13,FGFR3:12,RXRA:12,NRAS:10,ERBB3:10,KRAS:10,RHOB:9,GAR1:9,KIAA0368:8,CLASP2:6,NFE2L2:5,RHOA:5,SF3B1:4,ZEB2:3,BCLAF1:3,SPTAN1:3,SMARCA2:3,CTNNB1:2,HRAS:2,SF1:1	PIK3CA:6,ERCC2:5,AHR:3,NFE2L2:3,C3orf70:2,GNA13:1,ERBB3:1,RHOB:1,CTNNB1:1,HIST1H3B:1,ERBB2:1,RHOA:1	TP53:22,KMT2D:18,ARID1A:13,KDM6A:13,FAT1:10,EP300:8,KMT2C:7,ATM:6,ELF3:6,CDKN2A:6,MLL2:6,FBXW7:5,ZFP36L1:5,STAG2:5,KANSL1:4,CDKN1A:4,DIAPH2:4,ASXL2:4,RB1:3,KMT2A:3,CREBBP:3,MLL3:3,EPHA2:3,TSC1:3,KIAA1267:2,ARID2:2,THRAP3:2,RBM10:2,PSIP1:2,DDX3X:2,CHD1:1,CNOT1:1,MLL:1,PTEN:1,NCOA6:1	NCOR1:34,PSIP1:31,CDKN2A:29,CREBBP:27,ATM:24,CHD1:22,EP300:21,MLL:20,PTEN:16,TSC1:15,RBM5:15,FAT1:12,FBXW7:12,RB1:12,RBL2:12,STAG2:9,DIAPH2:9,GPS2:8,NHLRC1:8,MLL2:8,ZFP36L1:8,CNOT1:8,KIAA1267:7,ARID2:7,TP53:7,WAC:6,ARID1A:6,MLL3:6,KDM6A:5,CTNND1:5,CDKN1A:5,DDX3X:4,ASXL2:4,THRAP3:3,KLF5:2,ELF3:2,EPHA2:1,RBM10:1	TP53:9,RB1:6,CREBBP:3,KMT2A:2,MLL:2,EP300:2,KMT2C:2,MLL3:2,ATM:2,ZFP36L1:1,TSC1:1,PSIP1:1,CNOT1:1,DDX3X:1,RBM10:1,KDM6A:1,STAG2:1,FAT1:1,FBXW7:1	14:18,9:17,15:16,22:16,4:15,11:14,18:11,6:10,16:5,2:3	20:23,21:13,7:11,3:7,8:6,19:3,1:3,17:2	8p:41,17p:36,5q:26,18q:20,10q:19,11p:19,6q:19,19p:18,2q:13,9p:12,9q:10,16p:7,4p:6,4q:4,16q:3,11q:2	2p:26,8q:26,5p:25,18p:19,3q:18,17q:17,19q:17,10p:15,1q:13,12p:13,20q:11,7p:10,6p:8,20p:5,3p:3,7q:3	8p:41,TP53:38,17p:36,CDKN2A:35,NCOR1:34,PSIP1:34,CREBBP:33,ATM:32,EP300:31,ERBB2:28,AHR:28,PIK3CA:27,ERCC2:27,5q:26,2p:26,8q:26,5p:25,FAT1:23,CHD1:23,MLL:23,20:23,C3orf70:22,GNA13:22,RB1:21,MDM2:20,18q:20,FGFR3:19,TSC1:19,10q:19,ARID1A:19,18p:19,11p:19,KDM6A:19,6q:19,14:18,HIST2H2BE:18,19p:18,3q:18,FBXW7:18,KMT2D:18,ACTB:18,PTEN:17,9:17,17q:17,19q:17,HIST1H3B:16,15:16,22:16,CUL1:16,STAG2:15,ERBB3…
BRCA	PIK3CA:141,FOXA1:16,AKT1:14,SF3B1:10,ERBB2:6,CHD4:6,KRAS:1	ERBB2:165,MYC:146,KRAS:119,FOXA1:116,PIK3CA:106,CHD4:92,AKT1:68,SF3B1:47	PIK3CA:36,ERBB2:7,AKT1:5,CHD4:2,MYC:2,SF3B1:1	TP53:111,GATA3:53,KMT2C:48,MAP3K1:36,PTEN:20,MLL3:18,ARID1A:13,NCOR1:13,CDH1:11,TBX3:11,CTCF:10,PIK3R1:10,EP300:9,MAP2K4:9,BRCA1:8,NF1:8,CASP8:8,RB1:7,CBFB:5,CDKN1B:4,KDM6A:4,USP9X:2,BAP1:1	CBFB:183,RB1:147,BAP1:123,MAP2K4:86,CDH1:82,EP300:77,CASP8:75,BRCA1:71,NCOR1:70,TP53:63,NF1:61,PTEN:59,PIK3R1:48,ARID1A:44,CDKN1B:42,MAP3K1:36,CTCF:34,TBX3:27,MLL3:24,KDM6A:23,USP9X:18,GATA3:2	TP53:49,CDH1:40,MAP2K4:11,NCOR1:11,CBFB:11,RB1:8,PTEN:8,NF1:6,EP300:3,BAP1:3,ARID1A:3,PIK3R1:2,BRCA1:2,USP9X:1,KMT2C:1,MLL3:1,CTCF:1,CASP8:1	22:211,13:194,14:114,15:112,4:105,18:101,9:72,2:58,17:52,11:50,10:38	20:125,7:76,5:65,8:46,12:39,1:8	16q:309,17p:254,8p:242,6q:155,1p:117,5q:113,3p:92,11q:86,19p:81,9p:68,10q:58,4p:52,9q:36,11p:35,18q:34,18p:32,2q:32,4q:20,2p:7	1q:330,16p:247,8q:176,17q:85,5p:80,6p:78,10p:78,20q:73,19q:71,3q:69,12p:48,7p:40,7q:19,20p:13	1q:330,16q:309,PIK3CA:283,17p:254,16p:247,8p:242,TP53:223,22:211,CBFB:199,13:194,ERBB2:178,8q:176,RB1:162,6q:155,MYC:148,CDH1:133,FOXA1:132,BAP1:127,20:125,KRAS:120,1p:117,14:114,5q:113,15:112,MAP2K4:106,4:105,18:101,CHD4:100,NCOR1:94,3p:92,EP300:89,PTEN:87,AKT1:87,11q:86,17q:85,CASP8:84,BRCA1:81,19p:81,5p:80,6p:78,10p:78,7:76,NF1:75,20q:73,9:72,MAP3K1:72,19q:71,3q:69,9p:68,5:65,ARID1A:60,PIK3R1:…
CESC	PIK3CA:36,ERBB3:11,KRAS:11,ERBB2:7,NFE2L2:7,MAPK1:5,AKT1:4	PIK3CA:80,ERBB2:33,KRAS:24,NFE2L2:24,AKT1:22,ERBB3:18,MAPK1:14	PIK3CA:25,KRAS:3,ERBB2:3,ERBB3:2,NFE2L2:2,AKT1:1	KMT2C:30,FBXW7:25,EP300:23,KMT2D:21,TP53:18,FAT1:16,NOTCH1:14,ARID1A:11,PTEN:11,RB1:10,CASP8:7,HLA-B:6,MLL3:5,LATS1:5,STK11:4,SMAD4:4,KLF5:4,BAP1:3,TGFBR2:2,MAP3K1:2,MLL2:1	TGFBR2:73,LATS1:53,SMAD4:46,FAT1:43,STK11:41,FBXW7:39,EP300:37,PTEN:37,BAP1:35,CASP8:32,MAP3K1:32,MLL3:32,RB1:29,ARID1A:16,TP53:15,HLA-B:10,NOTCH1:9,MLL2:9,KLF5:2	KMT2C:10,MLL3:10,STK11:8,PTEN:6,RB1:5,LATS1:5,BAP1:4,FBXW7:3,SMAD4:3,KMT2D:3,MLL2:3,TGFBR2:3,EP300:3,CASP8:2,FAT1:2,MAP3K1:2,ARID1A:1,TP53:1	4:57,11:39,10:37,21:36,13:34,22:33,14:22	20:51,1:24,12:20,8:18,16:14,19:12,5:11,3:10	3p:85,17p:69,8p:69,6q:51,5q:42,19p:42,16q:40,4p:40,18q:34,2q:24,11q:22,7p:21,11p:13,10q:13,10p:7,4q:3	3q:112,5p:71,1q:70,19q:39,2p:38,8q:33,6p:26,20q:25,17q:20,20p:8,16p:7,12q:3,1p:1	PIK3CA:141,3q:112,3p:85,TGFBR2:78,5p:71,1q:70,17p:69,8p:69,FBXW7:67,EP300:63,LATS1:63,FAT1:61,4:57,PTEN:54,STK11:53,SMAD4:53,6q:51,20:51,MLL3:47,RB1:44,ERBB2:43,BAP1:42,5q:42,19p:42,CASP8:41,KMT2C:40,16q:40,4p:40,11:39,19q:39,KRAS:38,2p:38,10:37,21:36,MAP3K1:36,TP53:34,13:34,18q:34,NFE2L2:33,8q:33,22:33,ERBB3:31,ARID1A:28,AKT1:27,6p:26,20q:25,KMT2D:24,1:24,2q:24,NOTCH1:23,14:22,11q:22,7p:21,17q:2…
CHOL	IDH1:2	IDH1:2		EPHA2:1,TP53:1,CDKN2A:1,ARAF:1,BAP1:1	PBRM1:13,BAP1:9,CDKN2A:3,EPHA2:1	BAP1:2,PBRM1:2	14:6,9:6,21:6,13:6,3:3,4:2	15:3,7:2,18:2,20:2,5:1,8:1,12:1,2:1,17:1	6q:12,3p:9,4q:4,8p:2,11q:2,1p:2,9q:2,11p:1,9p:1	1q:9,16p:3,6p:3,5p:2,8q:2,19q:2,18p:1,20q:1,2p:1,2q:1	PBRM1:15,BAP1:12,6q:12,3p:9,1q:9,14:6,9:6,21:6,13:6,CDKN2A:4,4q:4,IDH1:4,15:3,16p:3,3:3,6p:3,EPHA2:2,7:2,8p:2,11q:2,5p:2,8q:2,18:2,1p:2,19q:2,20:2,4:2,9q:2,TP53:1,18p:1,20q:1,11p:1,2p:1,5:1,8:1,12:1,9p:1,2q:1,ARAF:1,2:1,17:1
COAD	KRAS:32,PIK3CA:29,BRAF:21,GRIN2A:8,NRAS:5,PCBP1:5,GNAS:4,CTNNB1:3,MYC:3	MYC:56,GNAS:15,KRAS:10,CTNNB1:8,PCBP1:7,BRAF:4,NRAS:2,GRIN2A:1	KRAS:8,BRAF:2	APC:62,TP53:50,FBXW7:18,ARID1A:18,ATM:18,TCF7L2:15,ACVR2A:14,SOX9:13,AMER1:11,SMAD4:8,PTEN:8,PIK3R1:5,MAX:4,EP300:3,FAM123B:3,TGIF1:2,RBM10:2,USP9X:2,SMAD2:1	SMAD2:59,SMAD4:47,PTEN:22,MAX:19,EP300:18,FBXW7:17,ARID1A:15,PIK3R1:14,ATM:14,TP53:7,APC:3,FAM123B:2,TGIF1:2,ACVR2A:2,TCF7L2:1,USP9X:1	APC:16,SMAD4:8,TP53:7,FBXW7:4,ARID1A:2,SMAD2:1,USP9X:1,AMER1:1,FAM123B:1,ATM:1,PTEN:1	18:53,15:33,21:32,14:28,22:27,4:23,10:15,1:13,17:10	13:51,7:36,20:33,8:20,12:14,2:12,9:9,19:8,16:6,6:4	17p:42,8p:28,5q:14,1p:11,11q:11,3p:10,19p:9,18q:6,4p:4,4q:3,18p:2,10q:1,17q:1	20q:33,8q:27,5p:13,3q:11,1q:11,7p:11,16q:5,19q:5,9p:5,12q:3,16p:3,6p:3,2p:2,12p:2,2q:2	APC:81,TP53:64,SMAD4:63,SMAD2:61,MYC:59,18:53,13:51,KRAS:50,17p:42,FBXW7:39,7:36,ARID1A:35,20:33,15:33,20q:33,ATM:33,21:32,PTEN:31,PIK3CA:29,8p:28,14:28,BRAF:27,8q:27,22:27,MAX:23,4:23,EP300:21,8:20,PIK3R1:19,GNAS:19,TCF7L2:16,ACVR2A:16,10:15,12:14,5q:14,5p:13,SOX9:13,1:13,2:12,PCBP1:12,AMER1:12,3q:11,CTNNB1:11,1q:11,7p:11,1p:11,11q:11,17:10,3p:10,9:9,19p:9,GRIN2A:9,19:8,NRAS:7,FAM123B:6,18q:6,16…
DLBC	CD79B:2,MYD88:2,PIM1:2,TMSB4X:2,CARD11:1,MYC:1	CARD11:5,MYC:5,PIM1:5,MYD88:4,CD79B:4,TMSB4X:3,TNFAIP3:1	CARD11:3,PIM1:1,IGLL5:1,TMSB4X:1,MYD88:1	B2M:7,KMT2D:6,BTG2:3,CREBBP:3,TP53:3,CD70:2,ARID1A:2,HLA-B:1,MLL2:1	CDKN2A:6,CSNK2A1:1,CREBBP:1,ARID1A:1,B2M:1	KMT2D:2,MLL2:2,TP53:1	22:4	18:7,5:4,21:4,3:3,7:3,11:3,12:2,17:2,9:2,20:1	8p:8,17p:7,4q:4,6q:4,1p:3	6p:5,1q:3,2p:2,11q:2,7p:2,20p:2,3q:2,16q:1,16p:1,11p:1,7q:1	CARD11:9,PIM1:8,8p:8,KMT2D:8,B2M:8,MYD88:7,18:7,17p:7,CD79B:6,MYC:6,TMSB4X:6,CDKN2A:6,6p:5,22:4,CREBBP:4,5:4,TP53:4,4q:4,6q:4,21:4,BTG2:3,3:3,7:3,1p:3,MLL2:3,1q:3,ARID1A:3,11:3,CD70:2,12:2,17:2,9:2,2p:2,11q:2,7p:2,20p:2,3q:2,TNFAIP3:1,CSNK2A1:1,HLA-B:1,16q:1,20:1,16p:1,IGLL5:1,11p:1,7q:1
ESCA	NFE2L2:2	MYC:10,PIK3CA:9,NFE2L2:3,ERBB2:3,KRAS:2	PIK3CA:1	TP53:5,ARID1A:3,KMT2D:2,FBXW7:2,NSD1:1,PTEN:1,CDKN2A:1,MLL2:1	SMAD4:5,CDKN2A:4,TP53:2,ARID1A:2,PTCH1:1,PTEN:1,FBXW7:1	TP53:2,NOTCH1:1,ARID1A:1,SMAD4:1	21:7,18:5,4:4,22:4,14:3,10:2,9:2,13:2,5:2,15:2,11:2,16:1,19:1	20:5,8:2,7:2,2:1	3p:10,17p:7,5q:4,9p:4,1p:3,6p:3,11q:3,16p:3,8p:3,19p:2,10p:2,16q:2,18q:2,6q:1,11p:1,18p:1,4q:1,10q:1	3q:8,5p:5,8q:5,1q:3,2p:3,12p:2,7p:2,20q:2,19q:1,17q:1,7q:1,20p:1	MYC:10,PIK3CA:10,3p:10,TP53:9,3q:8,21:7,17p:7,ARID1A:6,SMAD4:6,20:5,5p:5,NFE2L2:5,CDKN2A:5,18:5,8q:5,4:4,5q:4,22:4,9p:4,1p:3,6p:3,14:3,11q:3,1q:3,16p:3,ERBB2:3,FBXW7:3,8p:3,2p:3,10:2,8:2,KRAS:2,9:2,13:2,7:2,19p:2,12p:2,KMT2D:2,PTEN:2,5:2,15:2,10p:2,7p:2,16q:2,11:2,18q:2,20q:2,6q:1,NOTCH1:1,16:1,2:1,19q:1,NSD1:1,11p:1,19:1,18p:1,4q:1,MLL2:1,PTCH1:1,10q:1,17q:1,7q:1,20p:1
GBM	PIK3CA:8,GABRA6:5,PDGFRA:2,BRAF:2,LZTR1:2,IDH1:1,KRT15:1,EGFR:1,GLT8D2:1	EGFR:59,BRAF:43,PDGFRA:13,LZTR1:7,PIK3CA:7,IDH1:6,KRT15:6,GABRA6:3,GLT8D2:3	EGFR:21,PDGFRA:3,BRAF:1,KRT15:1	TP53:19,NF1:6,PIK3R1:5,PTEN:5,ATRX:4,STAG2:4,RB1:4,CHD8:1,MMP3:1,TCF12:1	CDKN2A:69,PTEN:58,CHD8:29,ATRX:17,STAG2:15,RB1:14,TCF12:9,MMP3:6,PIK3R1:5,NF1:5,TP53:4	PTEN:25,TP53:7,RB1:5,ATRX:4,NF1:3,STAG2:1,TCF12:1,PIK3R1:1	10:74,22:29,14:20,13:17,15:10,9:8,6:7,4:2	7:70,20:33,19:24,12:7,21:6,8:5,5:4,3:4,1:4,17:3,2:3	9p:15,6q:10,10q:9,18q:7,10p:1	19p:7,7q:6,1q:6,7p:4,2p:3,12p:3,19q:1,3p:1,1p:1,17q:1,5p:1	PTEN:88,EGFR:81,10:74,7:70,CDKN2A:69,BRAF:46,20:33,TP53:30,CHD8:30,22:29,ATRX:25,19:24,RB1:23,STAG2:20,14:20,PDGFRA:18,13:17,9p:15,PIK3CA:15,NF1:14,TCF12:11,PIK3R1:11,15:10,6q:10,10q:9,LZTR1:9,GABRA6:8,KRT15:8,9:8,IDH1:7,12:7,18q:7,MMP3:7,6:7,19p:7,7q:6,21:6,1q:6,8:5,7p:4,GLT8D2:4,5:4,3:4,1:4,17:3,2p:3,12p:3,2:3,4:2,19q:1,3p:1,1p:1,17q:1,5p:1,10p:1
HNSC	NFE2L2:6,SI:5,PIK3CA:4,FLNA:3,HRAS:3,RHOA:2,RAC1:2,MYH9:2,FGFR3:1,MAPK1:1,KEAP1:1	MYC:49,FLNA:25,PIK3CA:24,RAC1:18,MYH9:15,MAPK1:13,FGFR3:13,NFE2L2:12,HRAS:11,KEAP1:6,RHOA:3,SI:3,ITGB1:2	PIK3CA:10,HRAS:3,ITGB1:1,NFE2L2:1,MYC:1,RAC1:1,FLNA:1	TP53:31,FAT1:16,NOTCH1:7,CASP8:7,EP300:6,FBXW7:6,HLA-B:5,RB1:4,CTCF:4,CDKN2A:4,KMT2D:4,NSD1:3,MLL2:3,TGFBR2:2,AJUBA:2,EPHA2:2,KDM6A:2,ARID2:1,CYLD:1,PTEN:1,HLA-A:1,RASA1:1	CDKN2A:29,SMAD4:23,PIK3R1:19,RASA1:17,TGFBR2:17,KIF5B:12,CUL3:11,PTEN:10,FAT1:9,FBXW7:9,NSD1:7,EP300:6,HLA-B:6,RB1:5,MLL2:5,HLA-A:5,CASP8:5,CYLD:4,ARID2:4,KDM6A:3,CTCF:3,NOTCH1:2,EPHA2:2,AJUBA:1,TP53:1	TP53:9,NSD1:4,SMAD4:3,NOTCH1:3,FAT1:3,KDM6A:2,RB1:2,ARID2:1,FBXW7:1,TGFBR2:1,AJUBA:1,CYLD:1	13:17,10:12,21:12,15:10,4:9,11:9,18:8	14:16,9:13,20:10,8:8,7:8,22:5,16:3,12:2,17:1	3p:33,8p:30,5q:23,9p:18,18q:16,17p:13,19p:12,1p:10,11q:9,11p:7,6q:6,10q:4,4p:4,10p:4,4q:4	8q:29,3q:20,5p:19,1q:15,18p:13,12p:9,7p:7,9q:6,2p:5,20p:5,16p:4,17q:4,20q:3,7q:1,12q:1	MYC:50,TP53:41,PIK3CA:38,CDKN2A:33,3p:33,8p:30,FLNA:29,8q:29,FAT1:28,SMAD4:26,5q:23,RAC1:21,TGFBR2:20,3q:20,PIK3R1:19,5p:19,NFE2L2:19,RASA1:18,9p:18,13:17,HRAS:17,MYH9:17,14:16,18q:16,FBXW7:16,1q:15,NSD1:14,MAPK1:14,FGFR3:14,9:13,17p:13,18p:13,EP300:12,NOTCH1:12,19p:12,10:12,21:12,KIF5B:12,CASP8:12,RB1:11,PTEN:11,CUL3:11,HLA-B:11,15:10,20:10,1p:10,11q:9,4:9,11:9,12p:9,8:8,18:8,MLL2:8,SI:8,7:8,KDM…
KICH				PTEN:2	TP53:12,PTEN:12	TP53:7,PTEN:2	6:18,17:18,1:17,2:17,10:15,13:15,21:13,3:3	16:5,22:4,4:4,11:4,14:4,20:4,7:3,12:3,15:3,18:3,19:3,8:2	1p:1	4q:1,19p:1	TP53:19,6:18,17:18,1:17,2:17,PTEN:16,10:15,13:15,21:13,16:5,22:4,4:4,11:4,14:4,20:4,3:3,7:3,12:3,15:3,18:3,19:3,8:2,1p:1,4q:1,19p:1
KIRC	MTOR:10,SMARCA4:3,PIK3CA:2	PIK3CA:8,ATG7:1		PBRM1:8,VHL:3,TP53:3,BAP1:3,ATM:2,HIF1A:2,ARID1A:1,SETD2:1,KDM5C:1	BAP1:54,VHL:40,SETD2:38,PBRM1:31,HIF1A:17,ARID1A:12,CDKN2A:11,TCEB1:5,TP53:3,NF2:2,PTEN:1	VHL:35,PBRM1:25,SETD2:8,BAP1:6,ARID1A:2	14:19,9:14,4:8,18:8,6:7,10:6,1:3,22:3,17:1	7:16,5:16,16:12,12:11,20:7,2:7,19:5,21:5,11:4	3p:48,8p:15,6q:11,1p:6,4p:4,10q:1,18q:1	2p:4,17q:3,16p:3,5p:2,12p:1,19q:1,20q:1,5q:1	VHL:78,PBRM1:64,BAP1:63,3p:48,SETD2:47,HIF1A:19,14:19,7:16,5:16,ARID1A:15,8p:15,9:14,16:12,12:11,CDKN2A:11,6q:11,MTOR:10,PIK3CA:10,4:8,18:8,20:7,2:7,6:7,1p:6,TP53:6,10:6,TCEB1:5,19:5,21:5,4p:4,11:4,2p:4,1:3,17q:3,16p:3,SMARCA4:3,22:3,5p:2,NF2:2,ATM:2,17:1,12p:1,19q:1,20q:1,ATG7:1,5q:1,PTEN:1,10q:1,18q:1,KDM5C:1
KIRP	KRAS:3,MET:1	MET:27,PIK3CA:6,KRAS:6	MET:5,KRAS:1	PTEN:4,SETD2:3,BAP1:2,KDM6A:2,CUL3:1,TP53:1,CDKN2A:1	CDKN2A:8,TP53:7,KDM6A:5,PBRM1:5,PCF11:4,SETD2:4,CUL3:3,NF2:2,BAP1:1,PTEN:1	NF2:2,CUL3:1	22:17,14:14,18:11,21:11,9:9,15:8,8:5	17:27,7:25,16:22,20:16,12:14,3:12,2:9,13:5,5:3	1p:11,6q:8,6p:6,9p:3,9q:1,18q:1	3q:4,17q:4,8q:3,5p:3,20p:2,12q:1,2q:1,3p:1,16p:1,7q:1	MET:33,17:27,7:25,16:22,22:17,20:16,12:14,14:14,3:12,18:11,1p:11,21:11,KRAS:10,CDKN2A:9,9:9,2:9,TP53:8,15:8,6q:8,KDM6A:7,SETD2:7,PIK3CA:6,6p:6,PBRM1:5,8:5,PTEN:5,13:5,CUL3:5,3q:4,17q:4,PCF11:4,NF2:4,BAP1:3,8q:3,9p:3,5p:3,5:3,20p:2,12q:1,2q:1,3p:1,9q:1,16p:1,18q:1,7q:1
LGG	IDH1:144,PIK3CA:15,SMARCA4:9,IDH2:7,PTPN11:4,EGFR:3,BRAF:2,NRAS:1	EGFR:35,BRAF:16,SMARCA4:12,PIK3CA:5,NRAS:4,PTPN11:3,IDH2:1	EGFR:10,IDH1:1	TP53:87,ATRX:65,CIC:35,NOTCH1:17,NF1:8,ZBTB20:6,ARID2:5,PIK3R1:4,NIPBL:4,SETD2:3,NKX2-1:2,MAX:2,ARID1A:2,PTEN:2,CUL4B:2,FUBP1:1,CDKN2A:1	FUBP1:48,CDKN2A:38,PTEN:35,CDKN2C:35,ARID1A:27,MAX:26,ARID1B:20,ARID2:13,ATRX:11,CIC:7,SETD2:7,TP53:3,CUL4B:3,NIPBL:3,NF1:1,ZBTB20:1	CIC:14,FUBP1:12,ATRX:8,PTEN:6,ARID1A:3,TP53:2,NF1:1	10:25,14:19,13:19	7:37,20:12,8:8,11:6,19:6,1:4,5:2,2:2,17:1,12:1	19q:69,1p:68,9p:25,6q:24,11p:22,4q:21,10q:7	9q:16,11q:7,12p:6,7q:5,19p:5,8q:4,1q:4,7p:4,17p:4,17q:2,20p:1,20q:1	IDH1:145,TP53:92,ATRX:84,19q:69,1p:68,FUBP1:61,CIC:56,EGFR:48,PTEN:43,CDKN2A:39,7:37,CDKN2C:35,ARID1A:32,MAX:28,10:25,9p:25,6q:24,11p:22,SMARCA4:21,4q:21,PIK3CA:20,ARID1B:20,14:19,13:19,BRAF:18,ARID2:18,NOTCH1:17,9q:16,20:12,NF1:10,SETD2:10,8:8,IDH2:8,ZBTB20:7,10q:7,11q:7,PTPN11:7,NIPBL:7,11:6,19:6,12p:6,7q:5,NRAS:5,19p:5,CUL4B:5,PIK3R1:4,1:4,8q:4,1q:4,7p:4,17p:4,NKX2-1:2,17q:2,5:2,2:2,17:1,20p:1…
LIHC	CTNNB1:11,APOB:6,PIK3CA:5,KEAP1:3,KRAS:2,NFE2L2:2,SMARCA4:2,IDH1:2,GNAS:2,MYC:1,CRIP3:1,EEF1A1:1	CRIP3:44,APOB:24,IDH1:20,CREB3L3:17,KEAP1:13,EEF1A1:9,GNAS:8,MYC:7,NFE2L2:6,SMARCA4:3,CTNNB1:1	IDH1:1,SMARCA4:1,APOB:1	TP53:7,RPS6KA3:5,ALB:5,ARID1A:4,ACVR2A:3,HNF1A:3,ARID2:3,BAP1:3,ARID1B:2,APC:1,HIST1H1E:1,NUP133:1,CDKN2A:1,RB1:1	RB1:50,ARID1B:39,ARID1A:36,TP53:34,BRD7:28,MLL:26,AXIN1:22,TSC2:21,CDKN2A:16,APC:13,ACVR2A:7,ARID2:7,RPS6KA3:5,BAP1:5,CDKN1A:4,HIST1H1E:3,PRKACA:1,NUP133:1	BAP1:12,TP53:12,AXIN1:4,ACVR2A:3,RB1:2,BRD7:2,TSC2:1,ARID2:1,APC:1,MLL:1	13:19,14:16,21:14,15:13,22:13,9:12,18:12,11:7,4:7	20:22,7:21,5:16,2:12,19:9,6:5,1:2,16:2,8:1	8p:57,17p:45,16q:34,6q:30,4q:23,1p:22,10q:15,9p:8,3q:8,18q:7,9q:7,11q:6,18p:3,4p:2	1q:61,8q:33,6p:27,10p:17,17q:14,5p:13,7p:13,20q:10,19q:9,2p:7,16p:5,12q:5,20p:4,7q:3	1q:61,8p:57,RB1:53,TP53:53,CRIP3:45,17p:45,ARID1B:41,ARID1A:40,16q:34,8q:33,APOB:31,BRD7:30,6q:30,6p:27,MLL:27,AXIN1:26,IDH1:23,4q:23,20:22,1p:22,TSC2:22,7:21,BAP1:20,13:19,CDKN2A:17,CREB3L3:17,10p:17,KEAP1:16,14:16,5:16,APC:15,10q:15,17q:14,21:14,ACVR2A:13,5p:13,7p:13,15:13,22:13,9:12,2:12,18:12,CTNNB1:12,ARID2:11,EEF1A1:10,RPS6KA3:10,20q:10,GNAS:10,19q:9,19:9,MYC:8,9p:8,NFE2L2:8,3q:8,2p:7,11:7,…
LUAD	KRAS:28,KEAP1:14,GRIN2A:9,KDR:9,CTNNB1:7,BRAF:7,OR2G2:6,SMARCA4:4,PIK3CA:3,EGFR:3,SOS1:2,U2AF1:2	MET:46,EGFR:42,BRAF:32,KDR:21,KRAS:20,SOS1:18,PIK3CA:16,U2AF1:13,GRIN2A:12,CTNNB1:6,SMARCA4:3,KEAP1:1	KRAS:18,EGFR:13,PIK3CA:3,KDR:3,GRIN2A:2,SOS1:1,KEAP1:1	TP53:29,ARID1A:10,MGA:7,NF1:7,SETD2:6,ATM:5,RB1:5,STK11:4,APC:4,CMTR2:3,RBM10:3,CDKN2A:3,FTSJD1:2,BAP1:1,SMAD4:1	RB1:47,STK11:40,CDKN2A:34,APC:31,BAP1:30,SETD2:28,SMAD4:28,RBM10:16,ATM:15,TP53:13,MGA:12,FTSJD1:6,NF1:5,ARAF:4,ARID1A:3	TP53:21,STK11:10,ATM:6,MGA:3,CMTR2:3,FTSJD1:3,SETD2:2,RBM10:2,BAP1:2,RB1:2,ARID1A:1,SMAD4:1,NF1:1,APC:1	13:63,22:43,15:42,9:34,18:34,21:29,19:29,4:24,10:24,3:21,6:9	7:27,5:19,20:13,2:12,8:11,1:7	17p:65,8p:64,6q:48,5q:44,3p:35,16q:33,19p:31,1p:26,9p:19,11p:16,18q:16,9q:15,4q:14,10q:11,4p:5,10p:5,18p:5,3q:5,19q:1	1q:68,5p:44,17q:36,8q:35,6p:31,7p:29,16p:23,11q:18,20q:12,20p:10,2p:10,2q:7,7q:5	1q:68,KRAS:66,17p:65,8p:64,13:63,TP53:63,EGFR:58,STK11:54,RB1:54,6q:48,MET:46,5q:44,5p:44,22:43,15:42,BRAF:39,CDKN2A:37,17q:36,APC:36,SETD2:36,8q:35,3p:35,9:34,18:34,KDR:33,16q:33,BAP1:33,19p:31,6p:31,SMAD4:30,21:29,7p:29,19:29,7:27,1p:26,ATM:26,4:24,10:24,GRIN2A:23,16p:23,MGA:22,PIK3CA:22,3:21,RBM10:21,SOS1:21,9p:19,5:19,11q:18,11p:16,18q:16,KEAP1:16,9q:15,U2AF1:15,ARID1A:14,4q:14,20:13,CTNNB1:1…
LUSC	SI:8,KEAP1:7,NFE2L2:3,FGFR2:2,HRAS:2,GRIN2A:2,EGFR:1,RAD21:1,PIK3CA:1,PIK3CG:1,BRAF:1,KRAS:1	PIK3CA:49,RAD21:33,EGFR:30,KRAS:28,BRAF:22,PIK3CG:18,NFE2L2:17,KEAP1:11,FGFR3:8,FGFR2:7,HRAS:7,GRIN2A:4	NFE2L2:7,PIK3CA:6,BRAF:2,PIK3CG:2,EGFR:1,KEAP1:1	TP53:41,KMT2D:15,MLL2:6,NF1:5,CDKN2A:4,PTEN:4,NOTCH1:4,CUL3:4,CREBBP:3,FAT1:3,NSD1:3,KDM6A:2,SMAD4:2,FBXW7:2,EP300:2,RASA1:2,ARHGAP35:1,GALNT2:1,HLA-A:1,RB1:1,CHD3:1	PTEN:30,RASA1:27,RB1:16,FBXW7:15,FAT1:15,NSD1:14,CDKN2A:14,ARHGAP35:12,CHD3:12,CREBBP:11,CUL3:11,SMAD4:11,NF1:10,NOTCH1:10,ARID1A:8,HLA-A:8,EP300:8,TP53:3,KLF5:2,MLL2:2,KDM6A:2,GALNT2:1,PRIM2:1	TP53:9,RB1:8,FAT1:4,PTEN:3,KMT2D:1,MLL2:1,NSD1:1,NF1:1,NOTCH1:1,CDKN2A:1	13:39,4:26,14:23,21:22,10:16,9:15,15:12,16:12,6:6,11:6,18:6	22:14,7:11,20:9,2:3,12:3,8:2	3p:55,5q:48,8p:40,17p:38,9p:20,1p:19,16q:19,10p:14,19p:13,18q:12,4p:11,6q:11,4q:10,9q:9,11p:8,11q:7,10q:6,16p:4,6p:1	5p:39,3q:38,1q:17,8q:17,18p:14,19q:14,12p:13,2p:10,20p:9,17q:8,7p:6,20q:6,7q:4,12q:2	PIK3CA:56,3p:55,TP53:53,5q:48,8p:40,5p:39,13:39,17p:38,3q:38,PTEN:37,RAD21:34,EGFR:32,RASA1:29,KRAS:29,NFE2L2:27,4:26,BRAF:25,RB1:25,14:23,21:22,FAT1:22,PIK3CG:21,9p:20,1p:19,KEAP1:19,CDKN2A:19,16q:19,NSD1:18,1q:17,FBXW7:17,8q:17,KMT2D:16,10:16,NF1:16,CUL3:15,NOTCH1:15,9:15,CREBBP:14,22:14,10p:14,18p:14,19q:14,ARHGAP35:13,CHD3:13,12p:13,19p:13,SMAD4:13,15:12,16:12,18q:12,7:11,4p:11,6q:11,2p:10,EP…
MESO	LATS2:1	LATS2:1		TP53:4,NF2:1	CDKN2A:6,NF2:4,SETD2:3,BAP1:3	NF2:1	22:7,14:6,4:3,13:3,9:1,10:1	5:4,7:2,8:1,16:1,19:1,15:1	17p:4,6q:3,1p:2,4q:2,20p:1,9q:1,9p:1	1q:3,17q:2,11q:1	22:7,NF2:6,14:6,CDKN2A:6,17p:4,TP53:4,5:4,SETD2:3,6q:3,BAP1:3,4:3,13:3,1q:3,LATS2:2,1p:2,4q:2,17q:2,7:2,20p:1,9q:1,11q:1,9:1,10:1,8:1,16:1,19:1,9p:1,15:1
OV		MYC:37,KRAS:22,NRAS:16,MDM2:14		TP53:12,RB1:1,BRCA1:1	PIK3R1:38,NF1:35,CDK12:29,BRCA1:28,RB1:28,TOP2A:28,TP53:5,ZNF133:3	TP53:26,BRCA1:2,NF1:1	22:31,13:18,16:15,18:14,15:14,4:12,17:12,14:12,21:12,9:8,5:6,11:4,19:1	20:12,2:4,12:4,8:4,3:4,7:3,1:2	8p:27,17p:18,5q:11,6q:11,11p:11,16q:11,4q:10,9q:9,10q:8,17q:8,9p:8,3p:7,18q:6,19q:6,4p:4,18p:4,19p:3,16p:1	3q:24,5p:17,6p:15,10p:13,1q:12,7q:11,12p:11,8q:8,2p:7,20q:7,11q:5,12q:3,2q:2,20p:2	TP53:43,PIK3R1:38,MYC:37,NF1:36,BRCA1:31,22:31,CDK12:29,RB1:29,TOP2A:28,8p:27,3q:24,KRAS:22,17p:18,13:18,5p:17,NRAS:16,16:15,6p:15,18:14,15:14,MDM2:14,10p:13,4:12,17:12,14:12,21:12,20:12,1q:12,7q:11,12p:11,5q:11,6q:11,11p:11,16q:11,4q:10,9q:9,10q:8,8q:8,9:8,17q:8,9p:8,3p:7,2p:7,20q:7,5:6,18q:6,19q:6,11q:5,4p:4,2:4,12:4,8:4,18p:4,3:4,11:4,7:3,ZNF133:3,12q:3,19p:3,2q:2,1:2,20p:2,16p:1,19:1
PAAD	KRAS:16,GNAS:1	MYC:2,GNAS:1,AKT2:1	KRAS:3	CDKN2A:5,TP53:4,RNF43:2,SMAD4:1,ARID1A:1	CDKN2A:8,ARID1A:7,SMAD4:6,RNF43:3,KDM6A:1,TP53:1	TP53:11,SMAD4:8,CDKN2A:1,ARID1A:1	6:5,22:5,21:5,15:3	20:2,14:2,2:1,7:1,19:1,12:1	18q:14,17p:12,9p:7,8p:6,6q:6,1p:5,10q:4,10p:4,3p:3,11p:3,6p:1	1q:6,8q:5,7p:3,5p:2,19q:2,12p:1,4p:1,7q:1	KRAS:19,TP53:16,SMAD4:15,18q:14,CDKN2A:14,17p:12,ARID1A:9,9p:7,8p:6,6q:6,1q:6,6:5,22:5,1p:5,RNF43:5,21:5,8q:5,10q:4,10p:4,3p:3,11p:3,15:3,7p:3,GNAS:2,MYC:2,20:2,5p:2,14:2,19q:2,12p:1,4p:1,2:1,7:1,19:1,7q:1,6p:1,AKT2:1,KDM6A:1,12:1
PCPG	EPAS1:3,RET:1,HRAS:1	HRAS:2	HRAS:1		CSDE1:12,TP53:6,NF1:3		21:6,3:6,22:5,11:3,14:3,1:2	13:2,7:2,20:2,15:1,19:1,5:1,6:1,12:1	1p:9,17p:4,3p:3,11q:3,3q:2,11p:2,2p:2	1q:3,8q:3,6p:2,7p:2,20p:2,5p:2,10p:1	CSDE1:12,1p:9,21:6,TP53:6,3:6,22:5,HRAS:4,17p:4,1q:3,3p:3,11q:3,NF1:3,8q:3,11:3,EPAS1:3,14:3,6p:2,7p:2,13:2,20p:2,3q:2,11p:2,2p:2,5p:2,7:2,20:2,1:2,RET:1,15:1,19:1,10p:1,5:1,6:1,12:1
READ	NRAS:8,KRAS:6,PIK3CA:2,GNAS:1,CTNNB1:1,PCBP1:1	SRC:31,GNAS:10,CTNNB1:10,BRAF:2,NRAS:1,PIK3CA:1	KRAS:6,PCBP1:1	APC:21,TP53:21,SOX9:4,FBXW7:2,AMER1:2,ATM:2,TCF7L2:2,ARID1A:1,PTEN:1	SMAD4:24,SMAD2:23,ARID1A:8,ATM:7,PTEN:7,TGIF1:7,FBXW7:5,APC:3,FAM123B:1,TP53:1	TP53:9,APC:9,SMAD4:6,FBXW7:4,SMAD2:1	18:26,21:16,14:15,15:15,4:13,22:13,10:9,17:8,5:6,1:5	13:24,7:19,20:15,6:6,16:5,2:4,8:3	8p:19,17p:16,11q:9,18q:5,5q:4,1p:4,4p:2,4q:1,10q:1	20q:18,8q:14,3q:7,12p:5,1q:4,2q:4,9p:3,19q:3,7p:3,16p:1,2p:1	APC:33,SRC:31,TP53:31,SMAD4:30,18:26,SMAD2:24,13:24,7:19,8p:19,20q:18,21:16,17p:16,20:15,14:15,15:15,8q:14,4:13,22:13,KRAS:12,FBXW7:11,GNAS:11,CTNNB1:11,NRAS:9,ATM:9,10:9,11q:9,ARID1A:9,17:8,PTEN:8,3q:7,TGIF1:7,5:6,6:6,12p:5,16:5,18q:5,1:5,2:4,1q:4,2q:4,5q:4,SOX9:4,1p:4,9p:3,PIK3CA:3,19q:3,8:3,7p:3,4p:2,AMER1:2,BRAF:2,TCF7L2:2,PCBP1:2,16p:1,2p:1,FAM123B:1,4q:1,10q:1
SARC		SDHA:21,MDM2:12,MYC:11		TP53:20,ATRX:7,RB1:3,PTEN:2,CDKN2A:1	RB1:56,PTEN:38,TP53:36,CDKN2A:22,ATRX:17,JUN:4	TP53:14,RB1:8,ATRX:8,PTEN:1	13:38,10:28,14:16,11:14,2:10,12:10,18:9,16:9	15:18,21:16,5:14,20:11,8:11,7:10,19:7,9:6,17:5	16q:40,9p:28,8p:27,4q:23,2p:21,6p:20,3q:20,6q:19,10q:19,10p:16,18q:16,1p:15,11p:14,12p:13,11q:10,2q:6,12q:5	9q:20,16p:17,4p:15,5p:13,8q:12,3p:12,20q:12,7p:12,19p:11,17p:10,19q:7,7q:5,5q:2	TP53:70,RB1:67,PTEN:41,16q:40,13:38,ATRX:32,10:28,9p:28,8p:27,4q:23,CDKN2A:23,SDHA:21,2p:21,9q:20,6p:20,3q:20,6q:19,10q:19,15:18,16p:17,10p:16,14:16,21:16,18q:16,4p:15,1p:15,5:14,11:14,11p:14,12p:13,5p:13,8q:12,3p:12,20q:12,7p:12,MDM2:12,20:11,19p:11,MYC:11,8:11,11q:10,7:10,2:10,17p:10,12:10,18:9,16:9,19:7,19q:7,9:6,2q:6,12q:5,17:5,7q:5,JUN:4,5q:2
SKCM	TTN:16,BRAF:9,NRAS:5,DNAH5:4,KDR:3,MUC16:3,KRAS:2,PRKCB:2,THSD7B:2,CTNNB1:2,KIT:2,HRAS:2,MAP2K1:2,PLCB1:1,GTPBP4:1,KLHDC7A:1,ERBB4:1,GRIN2A:1,SLC27A5:1,FAM40A:1,MAP2K2:1,COL5A1:1	TBC1D22B:10,RAC1:8,TRRAP:7,MDM2:5,TBCB:5,HNRNPA2B1:4,CDK4:3,BRAF:3,SLC27A5:3,FAM40A:3,SEC23B:2,MAP2K1:2,KRAS:2,CRHBP:2,MAP2K2:2,ACTC1:2,KIT:2,GTPBP4:2,NRAS:2,HRAS:1,NOMO1:1,NSA2:1,CEP63:1,CTNNB1:1,SCAP:1,RAF1:1,PLCB1:1,PRKCB:1	BRAF:3,KIT:1,TTN:1,GRIN2A:1,TBC1D22B:1,SLC27A5:1	NF1:2,ARID2:2,EZH2:1,DDX3X:1,NONO:1,PTEN:1,CDKN2A:1	CDKN2A:14,PTEN:11,ARID2:8,BRD7:7,RB1:5,ATXN2:4,NF1:3,TP53:3,DDX3X:3,UBE2V2:2	PTEN:3,TP53:2,NF1:2,ARID2:1,RB1:1	10:12,9:6,14:5,11:4,2:2	7:7,20:6,22:5,18:4,8:3,15:3,21:3,13:2,12:1,16:1,6:1	9p:11,1p:9,6q:9,8p:9,4q:7,16q:7,10q:6,17p:6,5q:5,11q:2,9q:2,11p:2	6p:8,8q:8,5p:8,1q:7,12p:6,20q:5,7q:4,7p:3,18q:1,16p:1	TTN:17,BRAF:15,PTEN:15,CDKN2A:15,10:12,ARID2:11,9p:11,TBC1D22B:11,1p:9,6q:9,8p:9,6p:8,8q:8,RAC1:8,5p:8,4q:7,NRAS:7,NF1:7,1q:7,TRRAP:7,7:7,BRD7:7,16q:7,20:6,9:6,10q:6,17p:6,RB1:6,12p:6,MDM2:5,14:5,5q:5,TP53:5,TBCB:5,22:5,20q:5,KIT:5,SLC27A5:5,ATXN2:4,18:4,DDX3X:4,MAP2K1:4,11:4,KRAS:4,DNAH5:4,7q:4,FAM40A:4,HNRNPA2B1:4,8:3,KDR:3,CDK4:3,15:3,HRAS:3,MUC16:3,PRKCB:3,MAP2K2:3,CTNNB1:3,GTPBP4:3,21:3,7p:3…
STAD	PIK3CA:11,KRAS:8,ERBB4:7,MAP2K7:5,ERBB3:4,ERBB2:3,OR4C16:3,CTNNB1:2,TGFBR1:1,RHOA:1,TRIM49C:1	MYC:49,KRAS:19,PIK3CA:18,TRIM49L2:18,ERBB3:18,ERBB2:14,TGFBR1:7,RHOA:6,CTNNB1:6,ERBB4:2,MAP2K7:2,OR4C16:1	KRAS:5,ERBB3:3,ERBB4:2,MYC:2,ERBB2:2,TRIM49C:1,TRIM49L2:1,PIK3CA:1	TP53:25,ARID1A:22,KMT2D:16,RNF43:11,FBXW7:11,CASP8:8,PTEN:8,APC:7,BCOR:7,CDKN2A:6,ARID2:4,CNBD1:4,RASA1:3,SMAD2:3,CDH1:2,SMAD4:2,NF1:2,MLL2:2	SMAD4:22,RASA1:22,SMAD2:20,CDKN2A:16,ARID1A:14,PTEN:11,APC:10,FBXW7:9,PBRM1:9,MLL2:8,NF1:8,CDH1:8,ARID2:7,RNF43:4,CASP8:2,TP53:2,BMPR2:2,BCOR:2,TOP2A:1	TP53:14,PTEN:4,APC:3,SMAD4:3,FBXW7:1,ARID2:1,BMPR2:1,PBRM1:1	21:37,22:22,4:20,14:18,15:17,9:15,16:12,17:11,19:11,18:10,3:7,5:5	20:31,8:26,13:22,7:12,2:9,6:5	1p:22,5q:18,17p:18,18q:15,10q:12,3p:12,19p:12,4q:10,16q:10,6q:10,9p:9,16p:4,4p:1	1q:21,5p:18,10p:16,8q:14,7p:12,3q:12,20q:10,6p:4,2p:3,20p:2,8p:2,7q:2	MYC:51,TP53:41,21:37,ARID1A:36,KRAS:32,20:31,PIK3CA:30,SMAD4:27,8:26,ERBB3:25,RASA1:25,PTEN:23,SMAD2:23,CDKN2A:22,22:22,1p:22,13:22,1q:21,FBXW7:21,4:20,APC:20,TRIM49L2:19,ERBB2:19,14:18,5p:18,5q:18,17p:18,15:17,KMT2D:16,10p:16,9:15,RNF43:15,18q:15,8q:14,10q:12,ARID2:12,7:12,3p:12,19p:12,7p:12,16:12,3q:12,ERBB4:11,17:11,19:11,MLL2:10,CASP8:10,NF1:10,CDH1:10,4q:10,PBRM1:10,16q:10,6q:10,18:10,20q:10…
THCA	BRAF:177,NRAS:26,HRAS:12,KRAS:4,AKT1:4,EIF1AX:1	BRAF:6,AKT1:2,HRAS:1		TP53:2,NUP93:2,DNMT3A:2	DNMT3A:4,TP53:3,PTEN:1	PTEN:1	22:42,4:1	7:6,16:5,17:4,5:3,14:3,20:2,12:2		1q:13,5p:3,17q:3,12q:1,16p:1	BRAF:183,22:42,NRAS:26,1q:13,HRAS:13,AKT1:6,DNMT3A:6,7:6,16:5,TP53:5,KRAS:4,17:4,5p:3,17q:3,5:3,14:3,20:2,PTEN:2,12:2,NUP93:2,EIF1AX:1,4:1,12q:1,16p:1
THYM	GTF2I:11,HRAS:3	GTF2I:1,HRAS:1		TP53:1	TP53:2,CDKN2A:2		6:5,13:2	5:4,20:4,7:2,8:2,14:2	3p:6,16q:6,17p:4	1q:8,17q:4,3q:3,5p:1,7q:1	GTF2I:12,1q:8,3p:6,16q:6,6:5,HRAS:4,5:4,20:4,17p:4,17q:4,TP53:3,3q:3,CDKN2A:2,13:2,7:2,8:2,14:2,5p:1,7q:1
UCEC	PIK3CA:160,CTNNB1:85,TAF1:66,CHD4:59,POLE:51,KRAS:49,PPP2R1A:48,DICER1:35,FGFR2:34,ATR:32,SPOP:29,SOS1:28,ERBB2:24,NFE2L2:24,CCND1:23,ACVR1:22,PIK3R2:19,NRAS:14,MYC:12,AKT1:10,MYCN:10,ERBB3:9,SOX17:6,RRAS2:6,U2AF1:3	SOX17:130,MYCN:67,PIK3R2:62,FGFR2:58,ERBB2:51,ATR:46,U2AF1:45,MYC:43,SOS1:39,PPP2R1A:37,KRAS:35,AKT1:35,NRAS:33,CHD4:32,POLE:32,PIK3CA:30,ERBB3:26,DICER1:25,RRAS2:23,NFE2L2:19,CCND1:18,TAF1:14,ACVR1:13,SPOP:13,CTNNB1:11	PIK3CA:18,PPP2R1A:15,FGFR2:9,KRAS:9,CHD4:8,SOX17:5,ERBB2:3,SPOP:3,MYCN:2,MYC:2,ATR:2,ERBB3:2,TAF1:2,RRAS2:1,POLE:1,NFE2L2:1,U2AF1:1,SOS1:1,CTNNB1:1	PTEN:203,ARID1A:154,TP53:113,PIK3R1:99,KMT2B:90,CTCF:86,ZFHX3:81,KMT2C:75,ARHGAP35:71,FAT1:71,BCOR:68,FBXW7:64,ATM:63,CHD3:62,INPPL1:55,SCAF4:55,EP300:49,KANSL1:46,ZMYM2:46,CUX1:44,MAP3K1:43,SIN3A:42,MSH6:41,RB1:39,PDS5B:37,PBRM1:36,CTNND1:35,ATF7IP:33,FOXA2:25,MAX:11,MLL3:8,DYRK1A:3,MLL4:2,APC:1	FAT1:66,EP300:49,RB1:47,CTCF:46,APC:42,FBXW7:41,PDS5B:40,ATM:40,SIN3A:38,PIK3R1:36,PTEN:34,KIAA1267:31,CTNND1:30,MLL3:29,CUX1:27,ARHGAP35:26,ARID1A:24,MAP3K1:23,CHD3:20,PBRM1:20,MAX:20,ZFHX3:20,BCOR:19,ZMYM2:18,DYRK1A:15,ATF7IP:12,MLL4:10,SCAF4:10,TP53:9,INPPL1:4,MSH6:2	TP53:18,FBXW7:6,PTEN:6,RB1:5,PIK3R1:2,ARHGAP35:2,FAT1:2,DYRK1A:2,ARID1A:2,CTCF:2,BCOR:1,EP300:1,APC:1,CTNND1:1,MAP3K1:1,ATM:1	22:73,15:58,13:48,9:39,16:34,4:33,17:33	8:45,10:42,20:40,2:31,6:23,7:18,3:16,12:14,1:6	17p:54,16q:52,11p:49,5q:47,9q:39,4q:24,4p:13,17q:11,16p:4	1q:92,8q:50,5p:44,18p:36,10p:26,3q:26,6p:21,19q:20,20q:19,2p:16,12p:12,7p:10,7q:10,2q:7,20p:6,6q:5	PTEN:243,PIK3CA:208,ARID1A:180,SOX17:141,TP53:140,FAT1:139,PIK3R1:137,CTCF:134,FBXW7:111,ATM:104,FGFR2:101,ZFHX3:101,PPP2R1A:100,CHD4:99,ARHGAP35:99,EP300:99,CTNNB1:97,KRAS:93,1q:92,RB1:91,KMT2B:90,BCOR:88,POLE:84,CHD3:82,TAF1:82,PIK3R2:81,ATR:80,SIN3A:80,MYCN:79,ERBB2:78,PDS5B:77,KMT2C:75,22:73,CUX1:71,SOS1:68,MAP3K1:67,CTNND1:66,SCAF4:65,ZMYM2:64,DICER1:60,INPPL1:59,15:58,MYC:57,PBRM1:56,17p:54…
UCS	PPP2R1A:9,PIK3CA:8,CHD4:4,ZBTB7B:3,KRAS:1	PPP2R1A:23,CHD4:14,MYC:12,KRAS:9,PIK3CA:8,ZBTB7B:4	KRAS:6,PIK3CA:5,PPP2R1A:5,CHD4:4,MYC:2	TP53:32,FBXW7:16,ARID1A:5,PIK3R1:4,PTEN:4,MAP3K4:3,RB1:2,RFC1:2	RB1:17,PTEN:9,PIK3R1:9,RFC1:8,FBXW7:4,MAP3K4:4,ARID1A:4,TP53:3	TP53:6,FBXW7:3,PTEN:2,PIK3R1:1,RB1:1	15:25,9:20,22:18,14:18,16:17,4:12,13:12,18:11,11:8,17:6	20:12,2:11,6:10,8:8,10:8,1:6	17p:22,8p:22,3p:15,19p:15,9q:13,5q:13,16q:10,4q:9,11p:8,11q:6,18q:5,4p:4,9p:3,16p:2	3q:17,19q:16,12p:15,1q:14,5p:13,20q:12,8q:12,6p:11,7p:10,17q:8,10p:7,2p:6,10q:5,20p:3,2q:2,6q:1	TP53:41,PPP2R1A:37,15:25,FBXW7:23,CHD4:22,17p:22,8p:22,PIK3CA:21,9:20,RB1:20,22:18,14:18,16:17,3q:17,KRAS:16,19q:16,PTEN:15,3p:15,19p:15,12p:15,PIK3R1:14,1q:14,MYC:14,9q:13,5q:13,5p:13,4:12,20:12,20q:12,13:12,8q:12,2:11,6p:11,18:11,RFC1:10,6:10,16q:10,7p:10,ARID1A:9,4q:9,11:8,8:8,17q:8,10:8,11p:8,MAP3K4:7,10p:7,ZBTB7B:7,17:6,11q:6,1:6,2p:6,18q:5,10q:5,4p:4,9p:3,20p:3,2q:2,16p:2,6q:1
UVM	GNA11:17,GNAQ:14,SF3B1:9,EIF1AX:6	MYC:25,GNA11:2,SF3B1:1,CYSLTR2:1	GNAQ:2,CYSLTR2:1	BAP1:4	BAP1:7,PLCB4:1	BAP1:2	3:18	21:9,8:8,11:5,2:4,22:4,6:3,7:3,13:3,20:3,17:3,4:2,12:2,5:1	1p:10,6q:6,16q:5	6p:14,8q:11,1q:4,4p:2,16p:1,2p:1,20q:1	MYC:25,GNA11:19,3:18,GNAQ:16,6p:14,BAP1:13,8q:11,1p:10,SF3B1:10,21:9,8:8,EIF1AX:6,6q:6,11:5,16q:5,1q:4,2:4,22:4,6:3,7:3,13:3,20:3,17:3,4:2,4p:2,CYSLTR2:2,12:2,16p:1,2p:1,PLCB4:1,20q:1,5:1
PANCAN	PIK3CA:432,BRAF:219,KRAS:164,IDH1:149,CTNNB1:119,CHD4:69,TAF1:66,NRAS:60,PPP2R1A:57,POLE:51,NFE2L2:49,ERBB2:45,FGFR2:36,DICER1:35,AKT1:32,ATR:32,SOS1:30,HRAS:29,SPOP:29,ERBB3:28,KEAP1:25,CCND1:23,ACVR1:22,SF3B1:20,GRIN2A:20,PIK3R2:19,SMARCA4:18,MYC:17,GNA11:17,FOXA1:16,TTN:16,GNAQ:14,SI:13,KDR:12,GTF2I:11,MTOR:10,MYCN:10,FGFR3:8,GNAS:8,EGFR:8,ERBB4:8,IDH2:7,EIF1AX:7,RHOA:6,MAPK1:6,PCBP1:6,APOB:6,…	MYC:452,PIK3CA:381,KRAS:306,ERBB2:288,EGFR:166,CHD4:138,SOX17:130,BRAF:128,AKT1:127,FOXA1:116,NFE2L2:86,MET:73,ERBB3:72,NRAS:68,MYCN:67,FGFR2:65,PIK3R2:62,PPP2R1A:60,U2AF1:58,SOS1:57,SF3B1:52,MDM2:50,CTNNB1:47,ATR:46,CRIP3:44,GNAS:34,FGFR3:33,RAD21:33,POLE:32,KEAP1:31,SRC:31,IDH1:28,MAPK1:27,RAC1:26,AHR:25,HRAS:25,FLNA:25,DICER1:25,APOB:24,RRAS2:23,GNA13:21,KDR:21,SDHA:21,ERCC2:19,C3orf70:18,HIST…	PIK3CA:111,KRAS:59,EGFR:45,PPP2R1A:20,ERBB2:16,NFE2L2:14,CHD4:14,MYC:9,FGFR2:9,ERBB3:8,BRAF:8,AKT1:6,ERCC2:5,MET:5,SOX17:5,HRAS:4,CTNNB1:3,AHR:3,CARD11:3,PDGFRA:3,GRIN2A:3,KDR:3,SPOP:3,C3orf70:2,IDH1:2,SOS1:2,KEAP1:2,PIK3CG:2,ERBB4:2,MYCN:2,ATR:2,TAF1:2,GNAQ:2,GNA13:1,RHOB:1,HIST1H3B:1,RHOA:1,SF3B1:1,PIM1:1,IGLL5:1,TMSB4X:1,MYD88:1,KRT15:1,ITGB1:1,RAC1:1,FLNA:1,SMARCA4:1,APOB:1,PCBP1:1,KIT:1,TTN:…	TP53:668,PTEN:278,ARID1A:260,KMT2C:160,FBXW7:151,PIK3R1:127,FAT1:116,EP300:100,CTCF:100,ATM:96,APC:96,KMT2B:90,KMT2D:82,MAP3K1:81,ZFHX3:81,ATRX:80,RB1:80,BCOR:75,ARHGAP35:72,CHD3:63,INPPL1:55,SCAF4:55,GATA3:53,KANSL1:50,ZMYM2:46,PBRM1:44,CUX1:44,NOTCH1:42,SIN3A:42,MSH6:41,NF1:38,PDS5B:37,CDKN2A:35,CIC:35,CTNND1:35,MLL3:34,ATF7IP:33,CASP8:30,FOXA2:25,KDM6A:23,MLL2:20,BAP1:18,SMAD4:18,ARID2:17,MAX:…	RB1:473,PTEN:393,CDKN2A:329,BAP1:267,TP53:259,ARID1A:227,EP300:216,SMAD4:212,CBFB:183,PIK3R1:169,FBXW7:152,FAT1:145,NF1:131,CASP8:114,NCOR1:104,SMAD2:102,APC:102,ATM:100,BRCA1:99,MLL3:91,MAP3K1:91,CDH1:90,TGFBR2:90,MAP2K4:86,CTCF:83,STK11:81,SETD2:80,PBRM1:78,RASA1:66,MAX:65,ARID1B:59,LATS1:53,ATRX:50,FUBP1:48,ARID2:46,MLL:46,CDKN1B:42,VHL:40,PDS5B:40,CREBBP:39,KDM6A:39,KIAA1267:38,ARHGAP35:38,SI…	TP53:237,PTEN:68,RB1:53,CDH1:40,VHL:35,SMAD4:33,BAP1:31,APC:31,PBRM1:28,FBXW7:23,ATRX:20,STK11:18,ARID1A:16,NF1:15,CIC:14,KMT2C:13,MLL3:13,FAT1:12,FUBP1:12,MAP2K4:11,NCOR1:11,CBFB:11,ATM:10,SETD2:10,EP300:9,PIK3R1:6,KMT2D:6,MLL2:6,LATS1:5,NOTCH1:5,NSD1:5,BRCA1:4,TGFBR2:4,ARID2:4,AXIN1:4,MLL:3,CREBBP:3,RBM10:3,KDM6A:3,CTCF:3,CASP8:3,MAP3K1:3,NF2:3,ACVR2A:3,MGA:3,CMTR2:3,FTSJD1:3,MEN1:2,KMT2A:2,STA…	22:644,13:571,15:409,14:395,4:376,18:338,10:314,9:278,21:258,11:179,17:165,2:105,16:105,6:79,3:70,1:52,19:42,5:19,12:10,8:5	20:524,7:451,8:257,5:192,12:170,2:126,13:109,19:102,16:95,21:70,1:66,6:58,3:56,10:50,17:49,22:32,9:30,15:29,14:27,11:22,4:17,18:16	17p:738,8p:709,16q:581,6q:458,3p:427,5q:412,1p:386,9p:278,19p:238,18q:217,11p:213,4q:197,10q:195,11q:179,4p:152,9q:144,19q:76,2q:75,10p:53,18p:51,3q:37,2p:33,6p:32,16p:25,17q:22,7p:21,12p:13,12q:5,1q:1,20p:1	1q:797,8q:530,5p:442,3q:371,16p:321,20q:265,6p:256,19q:212,17q:212,7p:186,10p:185,12p:151,2p:145,7q:85,18p:83,20p:75,9q:54,11q:33,19p:29,2q:26,12q:23,4p:21,3p:17,17p:14,5q:8,9p:8,16q:7,6q:6,10q:5,4q:2,1p:2,8p:2,11p:1,18q:1	TP53:1164,PIK3CA:924,1q:798,17p:752,PTEN:739,8p:711,13:680,22:676,RB1:606,16q:588,8q:530,KRAS:529,20:524,ARID1A:503,MYC:478,6q:464,7:451,3p:444,5p:442,15:438,14:422,5q:420,3q:408,4:393,1p:388,CDKN2A:366,10:364,BRAF:355,18:354,ERBB2:349,16p:346,21:328,FBXW7:326,EP300:325,BAP1:316,9:308,PIK3R1:302,19q:288,6p:288,9p:286,FAT1:273,19p:267,20q:265,SMAD4:263,8:262,10p:238,17q:234,2:231,APC:229,CHD4:221,…
