## Additional file 2 for "Novel Driver Strength Index highlights important cancer genes in TCGA PanCanAtlas patients": 2021_8_16_14_9_distribution_cohorts_genes.tsv

Cancer type	SNA-based oncogenic events	CNA-based oncogenic events	Mixed oncogenic events	SNA-based tumor suppressor events	CNA-based tumor suppressor events	Mixed tumor suppressor events	Driver chromosome losses	Driver chromosome gains	Driver arm losses	Driver arm gains	Driver events of all classes
ACC	CTNNB1:10	CTNNB1:2	CTNNB1:1	TP53:9,ATRX:4,PRKAR1A:3,MEN1:2	TP53:23,ATRX:8,MEN1:7,PRKAR1A:6	TP53:4,MEN1:3	22:43,13:40,18:35,11:31,15:29,2:26,17:25,1:23,3:20,6:16	12:49,5:40,19:38,20:34,16:33,7:31,8:25,21:20,4:18	9p:24,1p:14,3p:6,17p:6,6q:5,2p:4,11p:4,18p:4,3q:3,6p:3,17q:2,1q:1,11q:1	9q:17,10p:16,5q:8,4p:6,5p:5,8q:5,19p:5,16p:5,20q:4,12q:4,19q:4,12p:4,7p:3,4q:3,7q:2,16q:1	12:49,22:43,5:40,13:40,19:38,TP53:36,18:35,20:34,16:33,7:31,11:31,15:29,2:26,17:25,8:25,9p:24,1:23,21:20,3:20,4:18,9q:17,10p:16,6:16,1p:14,CTNNB1:13,ATRX:12,MEN1:12,PRKAR1A:9,5q:8,3p:6,4p:6,17p:6,6q:5,5p:5,8q:5,19p:5,16p:5,20q:4,2p:4,12q:4,19q:4,11p:4,12p:4,18p:4,3q:3,7p:3,6p:3,4q:3,7q:2,17q:2,1q:1,11q:1,16q:1
BLCA	PIK3CA:50,FGFR3:35,ERBB3:20,ERCC2:20,RHOB:17,ERBB2:16,RXRA:15,NFE2L2:14,HRAS:12,SF3B1:12,RHOA:10,SPTAN1:9,CTNNB1:8,SF1:7,KRAS:7,CUL1:7,CLASP2:6,SMARCA2:6,ACTB:6,GNA13:6,AHR:6,C3orf70:5,BCLAF1:5,ZEB2:5,NRAS:5,HIST1H3B:4,KIAA0368:3,GAR1:2,MDM2:2,HIST2H2BE:1	AHR:111,ERBB2:92,HIST2H2BE:77,GNA13:71,HIST1H3B:70,ERCC2:64,C3orf70:63,ACTB:55,CUL1:55,MDM2:54,PIK3CA:48,NRAS:47,KRAS:43,CLASP2:41,ERBB3:39,FGFR3:39,RXRA:36,RHOA:35,GAR1:31,RHOB:29,CTNNB1:27,NFE2L2:23,SMARCA2:23,KIAA0368:20,HRAS:16,SF1:14,BCLAF1:14,SF3B1:10,SPTAN1:8,ZEB2:6	ERBB2:12,PIK3CA:11,FGFR3:10,C3orf70:8,AHR:7,ERCC2:7,KRAS:6,ERBB3:5,NFE2L2:5,SMARCA2:5,KIAA0368:4,HIST1H3B:4,HIST2H2BE:3,GNA13:2,BCLAF1:2,RHOB:2,CTNNB1:2,CUL1:2,ACTB:2,RHOA:2,SPTAN1:2,HRAS:1,SF1:1,NRAS:1	TP53:94,KMT2D:72,ARID1A:56,KDM6A:52,KMT2C:49,EP300:31,STAG2:30,CDKN1A:27,CREBBP:23,FAT1:23,ELF3:22,ATM:22,MLL2:21,ZFP36L1:20,MLL3:18,KMT2A:18,FBXW7:17,RB1:16,KANSL1:15,CDKN2A:14,ASXL2:14,TSC1:12,DIAPH2:12,ARID2:10,RBM10:8,PTEN:7,WAC:6,MLL:6,CTNND1:6,KIAA1267:5,THRAP3:5,PSIP1:5,KLF5:5,DDX3X:4,EPHA2:4,CHD1:3,NHLRC1:3,CNOT1:3,RBL2:2,NCOR1:2,NCOA6:1	PSIP1:114,CDKN2A:107,NCOR1:95,CHD1:87,ATM:84,CREBBP:82,MLL:78,PTEN:77,EP300:73,TSC1:59,FBXW7:52,RBL2:51,RB1:50,RBM5:48,FAT1:45,ZFP36L1:39,DIAPH2:38,CNOT1:38,GPS2:37,KDM6A:34,MLL2:34,NHLRC1:30,WAC:29,MLL3:29,TP53:28,DDX3X:28,ARID2:27,STAG2:25,ASXL2:20,CDKN1A:20,ARID1A:19,KIAA1267:17,THRAP3:17,CTNND1:15,EPHA2:10,RBM10:9,ELF3:9,KLF5:8,NCOA6:2	TP53:31,RB1:31,KDM6A:14,ATM:13,NCOR1:11,CREBBP:11,PSIP1:9,EP300:9,STAG2:9,KMT2C:8,MLL3:8,TSC1:8,ARID1A:8,FAT1:7,PTEN:7,KMT2A:6,MLL:6,GPS2:5,KMT2D:4,MLL2:4,FBXW7:4,CNOT1:3,ARID2:3,ASXL2:3,ZFP36L1:2,CDKN1A:2,DIAPH2:2,RBM10:2,RBL2:2,EPHA2:1,DDX3X:1,CDKN2A:1,RBM5:1,ELF3:1,CHD1:1,THRAP3:1	9:79,14:74,15:73,22:66,4:47,11:45,18:36,16:30,6:29,2:18	20:88,21:57,3:43,7:41,19:21,8:21,17:13,1:12	8p:152,17p:130,5q:116,11p:81,10q:76,18q:72,6q:67,19p:52,2q:42,9q:37,4p:34,9p:30,16q:29,4q:25,16p:15,11q:5	8q:109,5p:104,18p:68,10p:63,2p:63,17q:57,3q:54,1q:53,19q:53,12p:48,6p:39,7p:36,20q:34,20p:19,7q:16,3p:11	TP53:153,8p:152,17p:130,PSIP1:128,AHR:124,CDKN2A:122,ERBB2:120,ATM:119,CREBBP:116,5q:116,EP300:113,8q:109,PIK3CA:109,NCOR1:108,5p:104,KDM6A:100,RB1:97,PTEN:91,CHD1:91,ERCC2:91,MLL:90,20:88,FGFR3:84,ARID1A:83,HIST2H2BE:81,11p:81,9:79,TSC1:79,GNA13:79,HIST1H3B:78,10q:76,C3orf70:76,KMT2D:76,FAT1:75,14:74,15:73,FBXW7:73,18q:72,18p:68,6q:67,22:66,ERBB3:64,STAG2:64,CUL1:64,ACTB:63,10p:63,2p:63,ZFP36L1:…
BRCA	PIK3CA:144,FOXA1:16,AKT1:14,SF3B1:10,ERBB2:6,CHD4:6,KRAS:1	ERBB2:170,MYC:148,KRAS:120,FOXA1:118,PIK3CA:106,CHD4:93,AKT1:69,SF3B1:48	PIK3CA:36,ERBB2:8,AKT1:5,CHD4:2,MYC:2,SF3B1:1	TP53:111,GATA3:54,KMT2C:48,MAP3K1:37,PTEN:20,MLL3:18,ARID1A:14,NCOR1:13,CDH1:11,TBX3:11,CTCF:10,PIK3R1:10,EP300:9,MAP2K4:9,BRCA1:8,NF1:8,RB1:8,CASP8:8,CBFB:5,CDKN1B:4,KDM6A:4,USP9X:2,BAP1:1	CBFB:183,RB1:150,BAP1:124,MAP2K4:86,CDH1:82,EP300:79,CASP8:77,BRCA1:73,NCOR1:72,TP53:64,NF1:63,PTEN:60,PIK3R1:49,ARID1A:45,CDKN1B:43,MAP3K1:36,CTCF:34,TBX3:27,MLL3:24,KDM6A:23,USP9X:18,GATA3:2	TP53:49,CDH1:40,MAP2K4:11,NCOR1:11,CBFB:11,RB1:8,PTEN:8,NF1:6,EP300:3,BAP1:3,ARID1A:3,PIK3R1:2,BRCA1:2,USP9X:1,KMT2C:1,MLL3:1,CTCF:1,CASP8:1	22:213,13:196,14:115,15:113,4:106,18:103,9:75,2:59,17:52,11:51,10:39	20:128,7:78,5:65,8:47,12:39,1:8	16q:313,17p:258,8p:245,6q:156,1p:119,5q:114,3p:93,11q:88,19p:82,9p:69,10q:58,4p:54,9q:38,11p:35,18q:34,2q:33,18p:32,4q:20,2p:8	1q:336,16p:252,8q:180,17q:88,5p:83,10p:80,6p:78,20q:74,19q:74,3q:70,12p:48,7p:42,7q:19,20p:14	1q:336,16q:313,PIK3CA:286,17p:258,16p:252,8p:245,TP53:224,22:213,CBFB:199,13:196,ERBB2:184,8q:180,RB1:166,6q:156,MYC:150,FOXA1:134,CDH1:133,20:128,BAP1:128,KRAS:121,1p:119,14:115,5q:114,15:113,4:106,MAP2K4:106,18:103,CHD4:101,NCOR1:96,3p:93,EP300:91,11q:88,PTEN:88,17q:88,AKT1:88,CASP8:86,5p:83,BRCA1:83,19p:82,10p:80,7:78,6p:78,NF1:77,9:75,20q:74,19q:74,MAP3K1:73,3q:70,9p:69,5:65,ARID1A:62,PIK3R1:…
CESC	PIK3CA:36,ERBB3:11,KRAS:11,ERBB2:7,NFE2L2:7,MAPK1:5,AKT1:4	PIK3CA:80,ERBB2:33,KRAS:24,NFE2L2:24,AKT1:22,ERBB3:18,MAPK1:14	PIK3CA:25,KRAS:3,ERBB2:3,ERBB3:2,NFE2L2:2,AKT1:1	KMT2C:30,FBXW7:25,EP300:23,KMT2D:21,TP53:18,FAT1:16,NOTCH1:14,ARID1A:11,PTEN:11,RB1:10,CASP8:7,HLA-B:6,MLL3:5,LATS1:5,STK11:4,SMAD4:4,KLF5:4,BAP1:3,TGFBR2:2,MAP3K1:2,MLL2:1	TGFBR2:73,LATS1:53,SMAD4:46,FAT1:43,STK11:41,FBXW7:39,EP300:37,PTEN:37,BAP1:35,CASP8:32,MAP3K1:32,MLL3:32,RB1:29,ARID1A:16,TP53:15,HLA-B:10,NOTCH1:9,MLL2:9,KLF5:2	KMT2C:10,MLL3:10,STK11:8,PTEN:6,RB1:5,LATS1:5,BAP1:4,FBXW7:3,SMAD4:3,KMT2D:3,MLL2:3,TGFBR2:3,EP300:3,CASP8:2,FAT1:2,MAP3K1:2,ARID1A:1,TP53:1	4:57,11:39,10:37,21:36,13:34,22:33,14:22	20:51,1:24,12:20,8:18,16:14,19:12,5:11,3:10	3p:85,17p:69,8p:69,6q:51,5q:42,19p:42,16q:40,4p:40,18q:34,2q:24,11q:22,7p:21,11p:13,10q:13,10p:7,4q:3	3q:112,5p:71,1q:70,19q:39,2p:38,8q:33,6p:26,20q:25,17q:20,20p:8,16p:7,12q:3,1p:1	PIK3CA:141,3q:112,3p:85,TGFBR2:78,5p:71,1q:70,17p:69,8p:69,FBXW7:67,EP300:63,LATS1:63,FAT1:61,4:57,PTEN:54,STK11:53,SMAD4:53,6q:51,20:51,MLL3:47,RB1:44,ERBB2:43,BAP1:42,5q:42,19p:42,CASP8:41,KMT2C:40,16q:40,4p:40,11:39,19q:39,KRAS:38,2p:38,10:37,21:36,MAP3K1:36,TP53:34,13:34,18q:34,NFE2L2:33,8q:33,22:33,ERBB3:31,ARID1A:28,AKT1:27,6p:26,20q:25,KMT2D:24,1:24,2q:24,NOTCH1:23,14:22,11q:22,7p:21,17q:2…
CHOL	IDH1:4	IDH1:4		EPHA2:3,TP53:2,BAP1:2,ARAF:2,CDKN2A:1	PBRM1:14,BAP1:12,CDKN2A:4,EPHA2:4,ARAF:1	PBRM1:7,BAP1:5,TP53:1	13:10,21:9,14:8,9:8,4:5,3:3	7:4,15:4,20:4,5:3,12:3,18:2,2:2,17:2,8:1	6q:20,3p:17,11q:7,8p:6,4q:6,11p:5,9q:4,1p:4,10q:3,9p:1	1q:16,6p:8,5p:4,8q:4,16p:4,19q:3,18p:2,20q:2,17q:2,2q:2,2p:1,12p:1,7p:1	PBRM1:21,6q:20,BAP1:19,3p:17,1q:16,13:10,21:9,14:8,9:8,IDH1:8,6p:8,EPHA2:7,11q:7,8p:6,4q:6,CDKN2A:5,11p:5,4:5,7:4,15:4,5p:4,8q:4,16p:4,9q:4,1p:4,20:4,TP53:3,ARAF:3,10q:3,3:3,19q:3,5:3,12:3,18p:2,20q:2,17q:2,2q:2,18:2,2:2,17:2,2p:1,12p:1,8:1,9p:1,7p:1
COAD	KRAS:76,PIK3CA:56,BRAF:34,GRIN2A:18,CTNNB1:16,GNAS:12,NRAS:7,PCBP1:7,MYC:4	MYC:123,GNAS:29,CTNNB1:16,KRAS:14,PCBP1:13,NRAS:9,BRAF:7,GRIN2A:1	KRAS:18,MYC:3,BRAF:2	APC:121,TP53:111,ARID1A:34,ATM:33,FBXW7:28,AMER1:28,TCF7L2:25,SOX9:24,ACVR2A:22,PTEN:14,FAM123B:11,PIK3R1:11,TGIF1:9,SMAD4:9,MAX:7,SMAD2:6,RBM10:6,EP300:4,USP9X:3	SMAD2:118,SMAD4:106,MAX:45,ARID1A:40,FBXW7:40,PTEN:40,PIK3R1:36,EP300:35,ATM:27,APC:11,TP53:9,ACVR2A:8,USP9X:6,FAM123B:5,TGIF1:5,RBM10:1,TCF7L2:1,SOX9:1	APC:42,TP53:17,SMAD4:13,FBXW7:5,SMAD2:3,ARID1A:3,USP9X:2,ACVR2A:1,RBM10:1,AMER1:1,FAM123B:1,ATM:1,EP300:1,PIK3R1:1,PTEN:1	18:110,15:67,22:65,14:63,21:60,4:46,10:30,1:25,17:24	13:110,7:79,20:70,8:35,12:24,2:23,19:17,9:17,16:15,6:11	17p:94,8p:80,5q:38,1p:33,11q:31,3p:30,18q:22,19p:19,4p:13,4q:11,10q:6,18p:5,10p:1,17q:1	20q:74,8q:68,1q:32,5p:26,7p:26,3q:17,9p:10,19q:9,16q:8,6p:8,16p:6,12q:6,12p:6,2p:3,2q:3	APC:174,TP53:137,MYC:130,SMAD4:128,SMAD2:127,18:110,13:110,KRAS:108,17p:94,8p:80,7:79,ARID1A:77,20q:74,FBXW7:73,20:70,8q:68,15:67,22:65,14:63,ATM:61,21:60,PIK3CA:56,PTEN:55,MAX:52,PIK3R1:48,4:46,BRAF:43,GNAS:41,EP300:40,5q:38,8:35,1p:33,CTNNB1:32,1q:32,11q:31,ACVR2A:31,3p:30,10:30,AMER1:29,5p:26,7p:26,TCF7L2:26,SOX9:25,1:25,12:24,17:24,2:23,18q:22,PCBP1:20,19p:19,GRIN2A:19,FAM123B:17,19:17,3q:17,…
DLBC	CD79B:4,MYD88:4,PIM1:4,CARD11:3,TMSB4X:2,MYC:2,IGLL5:2	TMSB4X:7,CARD11:6,MYC:5,MYD88:5,PIM1:5,CD79B:4,TNFAIP3:1	CARD11:5,PIM1:2,MYD88:2,IGLL5:1,TMSB4X:1	B2M:8,BTG2:7,KMT2D:7,HIST1H1E:4,CD70:3,CREBBP:3,TP53:3,HLA-B:2,ARID1A:2,MLL2:1,CSNK2A1:1	CDKN2A:10,ARID1A:2,CSNK2A1:1,CREBBP:1,B2M:1	KMT2D:2,MLL2:2,TP53:1	22:4	18:10,7:6,3:5,5:5,9:5,21:4,11:4,12:3,16:2,17:2,20:1	8p:10,17p:9,6q:6,1p:4,4q:4	6p:5,1q:4,11q:3,2p:3,3q:3,16q:2,7p:2,20p:2,12q:2,16p:1,18q:1,11p:1,7q:1	CARD11:14,MYD88:11,PIM1:11,TMSB4X:10,18:10,8p:10,CDKN2A:10,17p:9,KMT2D:9,B2M:9,CD79B:8,BTG2:7,MYC:7,7:6,6q:6,3:5,6p:5,5:5,9:5,22:4,1p:4,CREBBP:4,1q:4,TP53:4,4q:4,21:4,ARID1A:4,HIST1H1E:4,11:4,11q:3,MLL2:3,CD70:3,12:3,2p:3,3q:3,IGLL5:3,16:2,CSNK2A1:2,HLA-B:2,17:2,16q:2,7p:2,20p:2,12q:2,TNFAIP3:1,20:1,16p:1,18q:1,11p:1,7q:1
ESCA	NFE2L2:7,PIK3CA:4,ERBB2:2	MYC:75,PIK3CA:69,KRAS:46,NFE2L2:35,ERBB2:25	NFE2L2:6,PIK3CA:6,ERBB2:3,KRAS:2	TP53:57,KMT2D:9,ARID1A:8,FBXW7:7,SMAD4:5,NSD1:5,PTCH1:5,CDKN2A:4,NOTCH1:3,PTEN:2,MLL2:2	CDKN2A:49,SMAD4:34,PTEN:9,ARID1A:8,PTCH1:8,FBXW7:7,NSD1:6,MLL2:5,TP53:4,NOTCH1:3	TP53:26,SMAD4:4,PTEN:3,NOTCH1:1,ARID1A:1,KMT2D:1,MLL2:1	21:60,4:36,13:32,22:29,15:29,18:28,14:25,11:20,16:20,9:18,10:16,5:14,19:12	20:37,7:21,8:12,2:10	3p:62,17p:48,8p:35,5q:35,9p:34,18q:32,1p:29,4p:24,6p:22,6q:21,19p:19,11q:17,10q:13,16p:13,4q:12,11p:10,16q:10,10p:9,18p:7	3q:43,5p:37,8q:33,1q:29,7p:27,12p:26,20q:21,19q:19,17q:18,2p:16,7q:5,20p:4,2q:3	TP53:87,PIK3CA:79,MYC:75,3p:62,21:60,CDKN2A:53,17p:48,KRAS:48,NFE2L2:48,SMAD4:43,3q:43,20:37,5p:37,4:36,8p:35,5q:35,9p:34,8q:33,13:32,18q:32,ERBB2:30,22:29,1p:29,15:29,1q:29,18:28,7p:27,12p:26,14:25,4p:24,6p:22,6q:21,20q:21,7:21,11:20,16:20,19q:19,19p:19,17q:18,9:18,ARID1A:17,11q:17,10:16,2p:16,PTEN:14,FBXW7:14,5:14,10q:13,PTCH1:13,16p:13,19:12,8:12,4q:12,NSD1:11,11p:10,2:10,16q:10,KMT2D:10,10p:9…
GBM	PIK3CA:20,IDH1:11,GABRA6:11,LZTR1:4,KRT15:3,GLT8D2:3,PDGFRA:3,BRAF:3,EGFR:2	EGFR:156,BRAF:122,PDGFRA:41,PIK3CA:21,LZTR1:18,KRT15:15,IDH1:13,GLT8D2:7,GABRA6:4	EGFR:61,PDGFRA:8,PIK3CA:3,BRAF:2,KRT15:1,GABRA6:1,GLT8D2:1	TP53:50,PIK3R1:23,PTEN:13,NF1:13,ATRX:11,STAG2:8,RB1:5,MMP3:3,CDKN2A:2,CHD8:2,TCF12:2	CDKN2A:185,PTEN:157,CHD8:75,ATRX:53,RB1:47,STAG2:45,TCF12:27,MMP3:18,NF1:17,TP53:11,PIK3R1:9	PTEN:64,RB1:16,TP53:15,NF1:12,ATRX:7,TCF12:2,STAG2:1,PIK3R1:1	10:213,22:68,14:52,13:46,15:31,6:19,9:18,4:6	7:183,20:85,19:63,21:13,1:13,12:12,8:9,5:8,2:8,3:8,17:6	9p:49,6q:25,10q:18,18q:18,10p:2	19p:26,7q:22,7p:10,12p:8,1q:7,2p:3,17q:3,20p:3,8q:2,19q:2,3q:2,20q:2,12q:2,1p:2,5p:2,2q:1,3p:1	PTEN:234,EGFR:219,10:213,CDKN2A:187,7:183,BRAF:127,20:85,CHD8:77,TP53:76,ATRX:71,22:68,RB1:68,19:63,STAG2:54,PDGFRA:52,14:52,9p:49,13:46,PIK3CA:44,NF1:42,PIK3R1:33,TCF12:31,15:31,19p:26,6q:25,IDH1:24,7q:22,LZTR1:22,MMP3:21,KRT15:19,6:19,10q:18,18q:18,9:18,GABRA6:16,21:13,1:13,12:12,GLT8D2:11,7p:10,8:9,5:8,12p:8,2:8,3:8,1q:7,4:6,17:6,2p:3,17q:3,20p:3,8q:2,19q:2,3q:2,20q:2,12q:2,1p:2,5p:2,10p:2,2q:…
HNSC	SI:20,PIK3CA:17,NFE2L2:11,HRAS:10,KEAP1:7,MYH9:7,RAC1:5,FGFR3:5,FLNA:5,RHOA:4,MAPK1:3,ITGB1:2	MYC:207,PIK3CA:151,FLNA:103,RAC1:83,NFE2L2:70,MYH9:70,MAPK1:61,HRAS:44,FGFR3:40,KEAP1:36,ITGB1:18,RHOA:4,SI:3	PIK3CA:31,NFE2L2:7,HRAS:5,FLNA:3,MYC:2,MYH9:2,RAC1:2,ITGB1:1,FGFR3:1	TP53:144,FAT1:49,KMT2D:37,CDKN2A:35,NOTCH1:24,NSD1:22,CASP8:15,FBXW7:15,EP300:14,HLA-B:12,EPHA2:10,AJUBA:10,MLL2:9,CTCF:8,CUL3:8,ARID2:8,KDM6A:8,CYLD:6,PTEN:5,RASA1:5,TGFBR2:5,HLA-A:5,RB1:4,PIK3R1:1	PIK3R1:120,TGFBR2:117,SMAD4:117,CDKN2A:102,RASA1:79,CUL3:65,KDM6A:55,PTEN:43,KIF5B:42,FBXW7:41,CASP8:40,NSD1:31,RB1:29,FAT1:28,MLL2:24,CYLD:23,HLA-A:23,HLA-B:22,ARID2:22,EP300:18,NOTCH1:17,TP53:10,CTCF:10,AJUBA:8,EPHA2:5	TP53:36,NSD1:20,SMAD4:8,FAT1:8,RASA1:6,CYLD:5,NOTCH1:5,RB1:5,TGFBR2:5,PTEN:4,FBXW7:4,AJUBA:4,KDM6A:3,CASP8:1,ARID2:1,CUL3:1,HLA-A:1,PIK3R1:1,HLA-B:1	21:84,13:81,4:48,15:41,10:39,11:36,18:30	14:59,20:58,22:39,9:32,8:29,7:29,12:21,16:19,17:14	3p:194,8p:121,5q:117,9p:113,18q:93,17p:64,11q:61,4p:58,19p:49,6q:47,1p:47,10p:31,11p:24,10q:22,4q:16	3q:141,8q:128,5p:109,18p:74,1q:63,12p:49,7p:48,9q:42,2p:37,20q:23,20p:20,17q:18,16p:17,7q:7,12q:6	MYC:209,PIK3CA:199,3p:194,TP53:190,3q:141,CDKN2A:137,8q:128,TGFBR2:127,SMAD4:125,PIK3R1:122,8p:121,5q:117,9p:113,FLNA:111,5p:109,18q:93,RAC1:90,RASA1:90,NFE2L2:88,FAT1:85,21:84,13:81,MYH9:79,CUL3:74,18p:74,NSD1:73,KDM6A:66,MAPK1:64,17p:64,1q:63,11q:61,FBXW7:60,14:59,HRAS:59,4p:58,20:58,CASP8:56,PTEN:52,19p:49,12p:49,7p:48,4:48,6q:47,1p:47,NOTCH1:46,FGFR3:46,KEAP1:43,KIF5B:42,9q:42,15:41,22:39,10:…
KICH				PTEN:2,TP53:1	PTEN:35,TP53:28	TP53:16,PTEN:4	6:43,17:42,1:41,2:41,10:40,13:38,21:30,3:6	7:12,20:12,4:11,22:10,8:10,15:10,18:10,14:10,16:10,12:8,19:8,11:8	1p:4,17p:1,6q:1,1q:1,3q:1	16p:1,8q:1,12p:1,20p:1,4q:1,19p:1,18p:1,20q:1	TP53:45,6:43,17:42,PTEN:41,1:41,2:41,10:40,13:38,21:30,7:12,20:12,4:11,22:10,8:10,15:10,18:10,14:10,16:10,12:8,19:8,11:8,3:6,1p:4,17p:1,16p:1,8q:1,6q:1,1q:1,12p:1,20p:1,4q:1,19p:1,3q:1,18p:1,20q:1
KIRC	MTOR:17,SMARCA4:5,PIK3CA:3,KIF1A:1	PIK3CA:24,KIF1A:3,MTOR:1,ATG7:1		PBRM1:17,KDM5C:12,VHL:9,ATM:7,ARID1A:5,SETD2:5,BAP1:5,TP53:4,PTEN:2,NF1:2,HIF1A:2,CDK12:1,NF2:1	BAP1:151,VHL:101,SETD2:92,PBRM1:75,HIF1A:45,ARID1A:39,CDKN2A:28,KDM5C:22,TCEB1:22,TP53:15,PTEN:6,CDK12:6,NF2:6,NF1:3,ATM:1	VHL:89,PBRM1:70,SETD2:24,BAP1:11,ARID1A:2,TP53:1	14:72,9:49,6:32,18:30,4:26,10:22,3:20,1:14,22:14,17:11	7:55,5:52,12:40,16:39,20:33,2:23,21:20,19:17,11:7	3p:124,8p:46,6q:16,1p:14,10q:5,4p:4,18q:3,18p:1,10p:1,6p:1,9q:1	17q:13,16p:8,2p:7,7q:5,19q:4,5p:4,7p:3,5q:3,20q:2,12p:2,11p:1	VHL:199,BAP1:167,PBRM1:162,3p:124,SETD2:121,14:72,7:55,5:52,9:49,HIF1A:47,ARID1A:46,8p:46,12:40,16:39,KDM5C:34,20:33,6:32,18:30,CDKN2A:28,PIK3CA:27,4:26,2:23,TCEB1:22,10:22,3:20,21:20,TP53:20,MTOR:18,19:17,6q:16,1p:14,1:14,22:14,17q:13,17:11,16p:8,ATM:8,PTEN:8,CDK12:7,11:7,2p:7,NF2:7,SMARCA4:5,NF1:5,10q:5,7q:5,4p:4,19q:4,5p:4,KIF1A:4,18q:3,7p:3,5q:3,20q:2,12p:2,18p:1,ATG7:1,10p:1,6p:1,11p:1,9q:1
KIRP	MET:6,KRAS:4,PIK3CA:2	MET:133,KRAS:39,PIK3CA:15	MET:14,KRAS:1	SETD2:11,KDM6A:9,BAP1:6,CUL3:6,PTEN:6,TP53:5,NF2:2,PCF11:1,CDKN2A:1,PBRM1:1	CDKN2A:21,KDM6A:18,PBRM1:16,PTEN:11,PCF11:11,SETD2:10,TP53:9,NF2:6,BAP1:5,CUL3:5	NF2:5,SETD2:4,BAP1:4,PBRM1:3,CUL3:2,TP53:1,PCF11:1	22:35,14:31,18:29,21:26,15:20,9:17,8:7	17:133,7:132,16:112,12:82,20:68,3:50,2:25,13:19,5:12	1p:28,6q:20,6p:19,9q:5,9p:4,18q:4,18p:1	3q:17,17q:13,8q:9,5p:6,16p:6,2q:4,20p:2,7q:2,12q:1,3p:1	MET:153,17:133,7:132,16:112,12:82,20:68,3:50,KRAS:44,22:35,14:31,18:29,1p:28,KDM6A:27,21:26,2:25,SETD2:25,CDKN2A:22,PBRM1:20,6q:20,15:20,13:19,6p:19,3q:17,PTEN:17,9:17,PIK3CA:17,BAP1:15,TP53:15,17q:13,CUL3:13,PCF11:13,NF2:13,5:12,8q:9,8:7,5p:6,16p:6,9q:5,9p:4,2q:4,18q:4,20p:2,7q:2,12q:1,3p:1,18p:1
LGG	IDH1:334,PIK3CA:36,SMARCA4:23,IDH2:16,PTPN11:6,EGFR:5,BRAF:3,NRAS:1	EGFR:77,SMARCA4:35,BRAF:30,PIK3CA:13,PTPN11:12,NRAS:7,IDH2:2	EGFR:24,IDH1:2,SMARCA4:2	TP53:205,ATRX:148,CIC:67,NOTCH1:34,NF1:22,PIK3R1:16,ZBTB20:16,NIPBL:15,ARID1A:13,ARID2:9,SETD2:8,PTEN:7,CDKN2A:3,NKX2-1:3,MAX:3,CDKN2C:3,CUL4B:2,FUBP1:1,ARID1B:1	FUBP1:104,CDKN2A:75,CDKN2C:73,ARID1A:70,PTEN:64,MAX:49,ARID1B:37,ARID2:33,ATRX:20,CIC:14,SETD2:13,CUL4B:8,NIPBL:8,TP53:5,ZBTB20:4,NF1:2,NOTCH1:1	FUBP1:34,CIC:29,PTEN:14,ATRX:14,TP53:7,ARID1A:4,NF1:3,NIPBL:1,ARID2:1	10:61,13:50,14:40	7:80,20:27,8:23,19:15,11:12,1:9,2:7,17:6,5:6,12:4	19q:164,1p:154,6q:48,9p:48,11p:45,4q:44,10q:9	12p:22,9q:20,19p:14,11q:14,1q:13,7q:11,8q:9,17p:8,17q:5,7p:5,20q:2,20p:2,8p:1	IDH1:336,TP53:217,ATRX:182,19q:164,1p:154,FUBP1:139,CIC:110,EGFR:106,ARID1A:87,PTEN:85,7:80,CDKN2A:78,CDKN2C:76,10:61,SMARCA4:60,MAX:52,13:50,PIK3CA:49,6q:48,9p:48,11p:45,4q:44,ARID2:43,14:40,ARID1B:38,NOTCH1:35,BRAF:33,20:27,NF1:27,NIPBL:24,8:23,12p:22,SETD2:21,9q:20,ZBTB20:20,PTPN11:18,IDH2:18,PIK3R1:16,19:15,19p:14,11q:14,1q:13,11:12,7q:11,CUL4B:10,1:9,8q:9,10q:9,NRAS:8,17p:8,2:7,17:6,5:6,17q:…
LIHC	CTNNB1:77,APOB:12,KEAP1:11,PIK3CA:9,EEF1A1:8,NFE2L2:8,KRAS:5,GNAS:5,IDH1:5,CRIP3:3,SMARCA4:2,GRIA2:2,MYC:1,CREB3L3:1	CRIP3:123,CREB3L3:48,MYC:48,APOB:47,IDH1:46,KEAP1:37,EEF1A1:24,GNAS:18,NFE2L2:12,PIK3CA:8,SMARCA4:6,CTNNB1:4,KRAS:3,GRIA2:1	CTNNB1:6,CRIP3:3,APOB:2,IDH1:1,SMARCA4:1	ALB:34,TP53:20,ARID1A:15,RPS6KA3:12,ARID2:11,NUP133:10,CDKN2A:8,ACVR2A:6,ARID1B:6,APC:5,BAP1:5,HNF1A:4,HIST1H1E:3,RB1:3,TSC2:2,PRKACA:2,BRD7:1,AXIN1:1,CDKN1A:1	RB1:133,ARID1B:114,ARID1A:103,TP53:95,BRD7:94,MLL:77,AXIN1:53,TSC2:48,CDKN2A:39,ACVR2A:36,APC:34,ARID2:26,RPS6KA3:15,PRKACA:12,BAP1:12,HIST1H1E:8,CDKN1A:7,NUP133:7,ALB:2	TP53:65,AXIN1:17,BAP1:12,RB1:7,BRD7:7,ARID2:6,TSC2:6,ARID1A:6,ACVR2A:5,MLL:5,APC:3,ARID1B:2,KMT2A:1,ALB:1,RPS6KA3:1	21:68,9:60,13:59,14:51,4:50,22:47,15:46,18:45,11:30	7:60,5:55,20:53,2:19,6:17,19:16,8:9,1:7,16:6	8p:182,17p:142,16q:107,6q:78,1p:67,4q:66,10q:52,3q:26,9p:20,9q:16,18q:14,11q:12,18p:8,4p:4	1q:181,8q:150,6p:80,17q:56,10p:41,5p:38,19q:25,7p:24,20q:20,12q:18,7q:14,16p:12,2p:10,20p:9,5q:3	8p:182,1q:181,TP53:180,8q:150,RB1:143,17p:142,CRIP3:129,ARID1A:124,ARID1B:122,16q:107,BRD7:102,CTNNB1:87,MLL:82,6p:80,6q:78,AXIN1:71,21:68,1p:67,4q:66,APOB:61,9:60,7:60,13:59,17q:56,TSC2:56,5:55,20:53,10q:52,IDH1:52,14:51,4:50,CREB3L3:49,MYC:49,KEAP1:48,ACVR2A:47,CDKN2A:47,22:47,15:46,18:45,ARID2:43,APC:42,10p:41,5p:38,ALB:37,EEF1A1:32,11:30,BAP1:29,RPS6KA3:28,3q:26,19q:25,7p:24,GNAS:23,9p:20,NFE…
LUAD	KRAS:48,KEAP1:34,BRAF:17,GRIN2A:14,OR2G2:14,KDR:13,CTNNB1:12,SMARCA4:8,PIK3CA:6,EGFR:5,U2AF1:3,SOS1:3,MET:1	MET:80,EGFR:76,BRAF:61,KRAS:47,SOS1:43,KDR:43,PIK3CA:29,U2AF1:25,GRIN2A:24,CTNNB1:19,SMARCA4:8,KEAP1:3,OR2G2:1	KRAS:38,EGFR:20,PIK3CA:6,BRAF:5,KDR:5,GRIN2A:3,KEAP1:3,SOS1:1,U2AF1:1,MET:1	TP53:56,MGA:14,STK11:12,ARID1A:12,NF1:12,RBM10:11,SETD2:11,CDKN2A:10,ATM:8,RB1:6,CMTR2:6,FTSJD1:4,SMAD4:4,APC:4,BAP1:1,ARAF:1	STK11:93,RB1:84,BAP1:70,CDKN2A:68,APC:60,SETD2:55,SMAD4:51,RBM10:35,ATM:32,MGA:26,TP53:24,FTSJD1:18,ARAF:14,NF1:10,ARID1A:9	TP53:45,STK11:26,ATM:9,RB1:6,CMTR2:6,FTSJD1:6,MGA:5,SMAD4:4,RBM10:4,APC:3,ARID1A:3,NF1:3,SETD2:2,BAP1:2	13:114,15:91,22:86,21:74,9:66,18:62,19:57,3:47,4:41,10:32,6:23	7:50,5:36,8:32,20:31,2:22,1:16	17p:123,8p:116,6q:104,5q:95,16q:69,19p:67,3p:65,9p:51,1p:50,11p:45,18q:35,4q:30,9q:30,10q:28,10p:11,4p:10,18p:9,3q:7,19q:4	1q:138,5p:95,8q:66,17q:66,6p:64,7p:54,16p:48,11q:34,20q:28,2p:22,20p:22,2q:13,7q:11	1q:138,KRAS:133,STK11:131,TP53:125,17p:123,8p:116,13:114,6q:104,EGFR:101,RB1:96,5q:95,5p:95,15:91,22:86,BRAF:83,MET:82,CDKN2A:78,21:74,BAP1:73,16q:69,SETD2:68,19p:67,APC:67,8q:66,17q:66,9:66,3p:65,6p:64,18:62,KDR:61,SMAD4:59,19:57,7p:54,9p:51,RBM10:50,1p:50,7:50,ATM:49,16p:48,SOS1:47,3:47,MGA:45,11p:45,GRIN2A:41,PIK3CA:41,4:41,KEAP1:40,5:36,18q:35,11q:34,8:32,10:32,20:31,CTNNB1:31,4q:30,9q:30,U2A…
LUSC	SI:38,KEAP1:28,GRIN2A:22,NFE2L2:21,FGFR2:5,PIK3CA:5,PIK3CG:5,HRAS:4,FGFR3:4,BRAF:3,RAD21:2,KRAS:2,EGFR:1	PIK3CA:196,EGFR:133,RAD21:131,KRAS:126,BRAF:103,NFE2L2:91,PIK3CG:59,KEAP1:55,FGFR3:28,FGFR2:28,HRAS:27,GRIN2A:13	PIK3CA:24,NFE2L2:22,PIK3CG:7,BRAF:6,KEAP1:4,GRIN2A:3,EGFR:3,RAD21:3,KRAS:2,HRAS:1,FGFR3:1,FGFR2:1	TP53:146,KMT2D:48,CDKN2A:35,FAT1:17,MLL2:17,NF1:15,PTEN:15,NOTCH1:13,NSD1:12,KDM6A:11,CREBBP:10,CUL3:10,ARID1A:10,FBXW7:9,ARHGAP35:9,KLF5:6,CHD3:5,GALNT2:3,EP300:3,RB1:3,RASA1:3,SMAD4:2,PRIM2:2,HLA-A:1	RASA1:111,PTEN:101,CDKN2A:78,FBXW7:56,SMAD4:56,CHD3:55,HLA-A:52,NSD1:52,FAT1:51,ARHGAP35:49,RB1:49,CUL3:46,ARID1A:37,NF1:35,CREBBP:34,NOTCH1:33,KDM6A:26,TP53:24,EP300:21,KLF5:12,MLL2:9,PRIM2:7,GALNT2:3	TP53:46,PTEN:12,FAT1:11,RB1:11,NF1:7,NSD1:5,RASA1:5,NOTCH1:5,ARID1A:5,ARHGAP35:3,FBXW7:3,KMT2D:2,MLL2:2,CREBBP:2,CDKN2A:2,HLA-A:1,CUL3:1,EP300:1	13:137,21:117,4:104,9:77,14:69,10:62,15:46,16:37,11:34,18:34,6:24	22:69,20:54,7:42,12:27,2:18,8:11	3p:216,5q:200,17p:158,8p:144,1p:105,9p:75,16q:67,4p:60,19p:60,18q:47,10q:37,10p:36,11q:36,11p:34,6q:30,4q:29,9q:26,6p:22,16p:21	5p:172,3q:163,1q:90,8q:77,12p:67,18p:62,17q:56,2p:56,19q:55,20p:40,7p:36,20q:23,7q:19,12q:8,2q:4	PIK3CA:225,TP53:216,3p:216,5q:200,5p:172,3q:163,17p:158,8p:144,EGFR:137,13:137,RAD21:136,NFE2L2:134,KRAS:130,PTEN:128,RASA1:119,21:117,CDKN2A:115,BRAF:112,1p:105,4:104,1q:90,KEAP1:87,FAT1:79,8q:77,9:77,9p:75,PIK3CG:71,NSD1:69,22:69,14:69,FBXW7:68,16q:67,12p:67,RB1:63,18p:62,10:62,ARHGAP35:61,CHD3:60,4p:60,19p:60,SMAD4:58,NF1:57,CUL3:57,17q:56,2p:56,19q:55,HLA-A:54,20:54,ARID1A:52,NOTCH1:51,KMT2D:…
MESO	LATS2:1	KRAS:3,LATS2:2	KRAS:1	TP53:10,BAP1:5,SETD2:1,NF2:1	CDKN2A:31,NF2:30,BAP1:20,SETD2:15,TP53:1	NF2:6,BAP1:4,SETD2:4	22:40,14:28,13:19,4:17,10:9,9:8,6:5	7:10,5:6,8:5,15:5,12:4,19:4,20:3,16:3,11:2	6q:18,17p:18,20p:9,1p:8,9q:7,4q:6,9p:6,4p:5,10p:3	1q:13,5p:8,17q:5,8q:4,16p:4,11q:4,19p:3,12p:2,7p:2,11p:1,20q:1	22:40,NF2:37,CDKN2A:31,BAP1:29,14:28,SETD2:20,13:19,6q:18,17p:18,4:17,1q:13,TP53:11,7:10,20p:9,10:9,9:8,1p:8,5p:8,9q:7,4q:6,5:6,9p:6,6:5,4p:5,8:5,17q:5,15:5,8q:4,KRAS:4,16p:4,12:4,11q:4,19:4,10p:3,LATS2:3,19p:3,20:3,16:3,11:2,12p:2,7p:2,11p:1,20q:1
OV		MYC:37,KRAS:22,NRAS:16,MDM2:14		TP53:12,RB1:1,BRCA1:1	PIK3R1:38,NF1:35,CDK12:29,BRCA1:28,RB1:28,TOP2A:28,TP53:5,ZNF133:3	TP53:26,BRCA1:2,NF1:1	22:31,13:18,16:15,18:14,15:14,4:12,17:12,14:12,21:12,9:8,5:6,11:4,19:1	20:12,2:4,12:4,8:4,3:4,7:3,1:2	8p:27,17p:18,5q:11,6q:11,11p:11,16q:11,4q:10,9q:9,10q:8,17q:8,9p:8,3p:7,18q:6,19q:6,4p:4,18p:4,19p:3,16p:1	3q:24,5p:17,6p:15,10p:13,1q:12,7q:11,12p:11,8q:8,2p:7,20q:7,11q:5,12q:3,2q:2,20p:2	TP53:43,PIK3R1:38,MYC:37,NF1:36,BRCA1:31,22:31,CDK12:29,RB1:29,TOP2A:28,8p:27,3q:24,KRAS:22,17p:18,13:18,5p:17,NRAS:16,16:15,6p:15,18:14,15:14,MDM2:14,10p:13,4:12,17:12,14:12,21:12,20:12,1q:12,7q:11,12p:11,5q:11,6q:11,11p:11,16q:11,4q:10,9q:9,10q:8,8q:8,9:8,17q:8,9p:8,3p:7,2p:7,20q:7,5:6,18q:6,19q:6,11q:5,4p:4,2:4,12:4,8:4,18p:4,3:4,11:4,7:3,ZNF133:3,12q:3,19p:3,2q:2,1:2,20p:2,16p:1,19:1
PAAD	KRAS:29,GNAS:3	MYC:5,GNAS:4,AKT2:4,U2AF1:2,KRAS:1	KRAS:12	CDKN2A:11,TP53:9,RNF43:4,SMAD4:4,TGFBR2:2,ARID1A:2	SMAD4:21,CDKN2A:19,ARID1A:15,KDM6A:9,TP53:4,RNF43:3	TP53:24,SMAD4:13,CDKN2A:2,KDM6A:1,ARID1A:1	21:15,22:14,6:11,15:7	7:7,14:6,2:6,13:5,20:3,19:3,12:2,5:1	18q:32,17p:31,9p:17,8p:17,6q:15,1p:12,10q:8,10p:8,3p:7,11p:5,6p:2	1q:17,8q:12,20q:8,19q:7,5p:5,7p:5,4p:3,12p:3,7q:1	KRAS:42,SMAD4:38,TP53:37,CDKN2A:32,18q:32,17p:31,ARID1A:18,1q:17,9p:17,8p:17,21:15,6q:15,22:14,1p:12,8q:12,6:11,KDM6A:10,20q:8,10q:8,10p:8,GNAS:7,7:7,19q:7,3p:7,RNF43:7,15:7,14:6,2:6,13:5,MYC:5,11p:5,5p:5,7p:5,AKT2:4,4p:3,12p:3,20:3,19:3,12:2,TGFBR2:2,6p:2,U2AF1:2,5:1,7q:1
PCPG	RET:3,EPAS1:3,HRAS:2	HRAS:2	HRAS:1,EPAS1:1		CSDE1:29,TP53:16,NF1:5	NF1:3	22:14,3:10,21:9,11:6,14:6,1:5,16:1	7:4,13:3,15:2,20:2,19:1,5:1,6:1,12:1	1p:24,17p:12,3q:7,3p:6,11q:4,2p:3,11p:3	1q:5,6p:4,8q:4,7p:3,5p:3,20p:2,10p:1,19p:1	CSDE1:29,1p:24,TP53:16,22:14,17p:12,3:10,21:9,NF1:8,3q:7,11:6,3p:6,14:6,1q:5,HRAS:5,1:5,11q:4,6p:4,EPAS1:4,8q:4,7:4,7p:3,RET:3,13:3,2p:3,5p:3,11p:3,20p:2,15:2,20:2,16:1,19:1,10p:1,19p:1,5:1,6:1,12:1
PRAD	SPOP:34,FOXA1:18,PIK3CA:10,CTNNB1:9,IDH1:4,BRAF:3,HRAS:3,MED12:2,MYC:1	MYC:69,BRAF:68,FOXA1:22,SPOP:15,HRAS:15,IDH1:14,PIK3CA:11,CTNNB1:9,MED12:2	FOXA1:3,BRAF:2,HRAS:1	TP53:20,KMT2D:17,ZMYM3:9,KDM6A:4,PTEN:3,MLL3:3,KMT2C:2,CDK12:2,APC:2,MLL2:2	PTEN:81,PIK3R1:51,TP53:42,APC:31,CDK12:13,MLL3:9,KDM6A:8,MLL2:6,ZMYM3:2	TP53:19,PTEN:9,APC:7,MLL3:1,KMT2D:1,MLL2:1	13:32,18:28,2:2	7:29,21:12,9:9,14:7,12:6,8:6,3:6,11:5,20:5,5:3	8p:87,16q:61,17p:42,18q:16,18p:2	8q:61,9q:19,16p:14,5p:12,1q:10,7p:9,3q:7,6p:7,20q:6,11q:6,4q:6,2p:5,7q:4,12q:4,3p:2,9p:1,11p:1	PTEN:93,8p:87,TP53:81,BRAF:73,MYC:70,16q:61,8q:61,PIK3R1:51,SPOP:49,FOXA1:43,17p:42,APC:40,13:32,7:29,18:28,PIK3CA:21,9q:19,HRAS:19,KMT2D:18,IDH1:18,CTNNB1:18,18q:16,CDK12:15,16p:14,MLL3:13,KDM6A:12,21:12,5p:12,ZMYM3:11,1q:10,7p:9,9:9,MLL2:9,3q:7,6p:7,14:7,20q:6,12:6,8:6,11q:6,3:6,4q:6,2p:5,11:5,20:5,7q:4,12q:4,MED12:4,5:3,3p:2,18p:2,KMT2C:2,2:2,9p:1,11p:1
READ	KRAS:17,NRAS:11,PIK3CA:10,CTNNB1:4,PCBP1:4,GNAS:3,BRAF:3	SRC:61,CTNNB1:15,GNAS:12,KRAS:2,NRAS:2,BRAF:2,PIK3CA:2,PCBP1:1	KRAS:10,PCBP1:1	APC:49,TP53:43,FBXW7:8,TCF7L2:7,ATM:7,SOX9:6,AMER1:5,ARID1A:4,SMAD4:3,PTEN:3,TGIF1:2,FAM123B:1	SMAD2:46,SMAD4:46,FBXW7:18,ARID1A:17,ATM:16,PTEN:15,TGIF1:11,APC:4,FAM123B:1,TP53:1	TP53:16,APC:14,SMAD4:7,FBXW7:4,SMAD2:2,PTEN:1	18:52,15:31,14:30,21:27,4:25,22:25,10:16,17:12,5:9,1:7	13:52,7:37,20:32,2:9,16:9,6:7,8:6	17p:37,8p:36,11q:20,1p:15,5q:8,18q:7,4q:3,4p:3,18p:1,10q:1	20q:32,8q:29,1q:13,12p:12,3q:11,9p:9,7p:7,19q:7,16q:4,2q:4,16p:3,2p:2,6p:1,7q:1	APC:67,SRC:61,TP53:60,SMAD4:56,18:52,13:52,SMAD2:48,17p:37,7:37,8p:36,20:32,20q:32,15:31,FBXW7:30,14:30,KRAS:29,8q:29,21:27,4:25,22:25,ATM:23,ARID1A:21,11q:20,CTNNB1:19,PTEN:19,10:16,1p:15,GNAS:15,NRAS:13,1q:13,TGIF1:13,12p:12,17:12,PIK3CA:12,3q:11,2:9,5:9,16:9,9p:9,5q:8,18q:7,7p:7,TCF7L2:7,6:7,19q:7,1:7,PCBP1:6,8:6,SOX9:6,AMER1:5,BRAF:5,16q:4,2q:4,4q:3,4p:3,16p:3,FAM123B:2,2p:2,6p:1,7q:1,18p:1,1…
SARC	MDM2:3,MYC:1	SDHA:39,MDM2:37,MYC:23	SDHA:2,MDM2:1	TP53:33,ATRX:15,RB1:6,PTEN:3,CDKN2A:1	RB1:95,PTEN:60,TP53:54,ATRX:39,CDKN2A:36,JUN:5	TP53:26,RB1:11,ATRX:11,PTEN:2	13:70,10:48,14:27,2:24,11:23,18:21,16:18,12:16	15:28,21:27,5:22,20:22,7:18,19:17,8:17,9:12,17:9	16q:67,8p:53,9p:44,4q:36,3q:35,6p:33,10q:32,6q:30,2p:29,12p:28,18q:27,11p:25,10p:24,11q:17,1p:17,12q:14,2q:12	9q:37,5p:29,16p:28,4p:28,3p:26,19p:23,20q:22,17p:22,7p:22,8q:21,7q:11,19q:10,5q:5	TP53:113,RB1:112,13:70,16q:67,ATRX:65,PTEN:65,8p:53,10:48,9p:44,MDM2:41,SDHA:41,9q:37,CDKN2A:37,4q:36,3q:35,6p:33,10q:32,6q:30,5p:29,2p:29,12p:28,16p:28,15:28,4p:28,21:27,18q:27,14:27,3p:26,11p:25,10p:24,2:24,MYC:24,11:23,19p:23,20q:22,5:22,17p:22,20:22,7p:22,8q:21,18:21,7:18,16:18,19:17,11q:17,1p:17,8:17,12:16,12q:14,9:12,2q:12,7q:11,19q:10,17:9,5q:5,JUN:5
SKCM	TTN:41,BRAF:30,NRAS:12,MUC16:10,KDR:9,GRIN2A:9,COL5A1:7,DNAH5:7,MAP2K1:6,THSD7B:5,IDH1:4,KRAS:4,CTNNB1:4,KIT:4,PLCB1:3,PPP6C:3,MAP2K2:3,PRKCB:3,ERBB4:3,SLC27A5:3,HRAS:3,RAC1:3,KLHDC7A:2,CEP63:2,TRRAP:2,RAF1:1,MDM2:1,SMURF2:1,GTPBP4:1,SCAP:1,HNRNPA2B1:1,FAM40A:1,SF3B1:1,TBCB:1	TBC1D22B:32,TRRAP:29,HNRNPA2B1:19,RAC1:19,FAM40A:14,NRAS:11,KIT:11,MDM2:10,TBCB:10,BRAF:9,CDK4:9,CTNNB1:8,PLCB1:8,NOMO1:7,CEP63:7,MAP2K1:6,MAP2K2:6,RAF1:5,KRAS:5,SLC27A5:5,SCAP:5,SEC23B:4,HRAS:4,GTPBP4:4,PRKCB:4,KDR:3,GRIN2A:3,ACTC1:3,SMURF2:3,NSA2:2,CRHBP:2,PPP6C:2,SF3B1:2,TTN:2,COL5A1:2,IDH1:1	BRAF:15,TTN:3,KIT:2,GRIN2A:2,NOMO1:2,TBC1D22B:2,NRAS:2,TRRAP:2,DNAH5:1,RAC1:1,SLC27A5:1	NF1:9,ARID2:9,TP53:5,CDKN2A:3,DDX3X:2,NONO:2,PTEN:2,EZH2:1,ATXN2:1,RB1:1,BRD7:1,RQCD1:1	PTEN:35,CDKN2A:33,BRD7:24,NF1:15,DDX3X:13,RB1:13,ARID2:11,TP53:9,ATXN2:7,UBE2V2:7,RQCD1:4,EZH2:1	PTEN:6,ARID2:4,TP53:3,BRD7:2,RB1:2,NF1:2,DDX3X:1	10:37,14:21,9:20,11:18,2:9	7:35,20:20,13:14,8:13,22:13,18:9,21:9,15:7,16:6,12:5,6:3,1:2	6q:35,9p:26,16q:26,8p:25,17p:22,5q:17,1p:14,4q:14,10q:12,11q:7,9q:5,11p:5,10p:2	6p:30,1q:30,8q:23,5p:14,20q:10,7q:10,12p:9,7p:5,16p:4,18q:3,18p:3,20p:1	BRAF:54,TTN:46,PTEN:43,10:37,CDKN2A:36,6q:35,7:35,TBC1D22B:34,TRRAP:33,6p:30,1q:30,BRD7:27,9p:26,NF1:26,16q:26,NRAS:25,8p:25,ARID2:24,RAC1:23,8q:23,17p:22,14:21,20:20,HNRNPA2B1:20,9:20,11:18,TP53:17,5q:17,KIT:17,DDX3X:16,RB1:16,FAM40A:15,1p:14,4q:14,5p:14,GRIN2A:14,13:14,8:13,22:13,CTNNB1:12,MAP2K1:12,KDR:12,10q:12,MDM2:11,PLCB1:11,TBCB:11,MUC16:10,20q:10,7q:10,18:9,MAP2K2:9,2:9,CDK4:9,KRAS:9,NOM…
STAD	PIK3CA:31,KRAS:20,ERBB4:20,MAP2K7:11,CTNNB1:11,OR4C16:10,ERBB3:8,ERBB2:7,RHOA:5,TRIM49C:5,TGFBR1:4	MYC:118,ERBB2:70,ERBB3:60,KRAS:55,PIK3CA:54,TRIM49L2:50,TGFBR1:34,CTNNB1:12,RHOA:11,ERBB4:9,OR4C16:5,MAP2K7:5	KRAS:10,PIK3CA:5,ERBB3:4,ERBB4:3,ERBB2:3,CTNNB1:3,TRIM49C:3,TRIM49L2:3,MYC:2,RHOA:1	TP53:78,ARID1A:56,KMT2D:39,RNF43:28,APC:26,FBXW7:24,BCOR:17,ARID2:15,CNBD1:15,PTEN:13,CDH1:13,CASP8:12,RASA1:12,CDKN2A:12,MLL2:7,SMAD2:6,SMAD4:6,NF1:2,TOP2A:2	SMAD4:70,SMAD2:67,RASA1:55,CDKN2A:52,PTEN:38,ARID1A:36,APC:27,FBXW7:26,PBRM1:23,CDH1:21,TP53:20,MLL2:18,NF1:15,ARID2:15,RNF43:12,BCOR:11,BMPR2:11,CASP8:5,TOP2A:4	TP53:36,SMAD4:13,APC:9,PTEN:6,PBRM1:4,RASA1:3,ARID2:2,BMPR2:2,CDH1:1,ARID1A:1,BCOR:1,FBXW7:1,NF1:1	21:100,22:67,4:61,14:54,16:39,9:33,15:33,18:33,19:29,17:28,3:24,5:20	20:100,13:59,8:57,7:39,2:13,6:12	17p:76,1p:58,18q:50,5q:49,19p:44,3p:38,9p:35,6q:35,10q:33,16q:30,4q:22,4p:15,16p:8	1q:49,5p:48,8q:45,7p:43,10p:38,20q:37,3q:28,6p:18,2p:13,7q:5,20p:5,8p:5,2q:4	TP53:134,MYC:120,21:100,20:100,ARID1A:93,PIK3CA:90,SMAD4:89,KRAS:85,ERBB2:80,17p:76,SMAD2:73,ERBB3:72,RASA1:70,22:67,CDKN2A:64,APC:62,4:61,13:59,1p:58,PTEN:57,8:57,14:54,TRIM49L2:53,FBXW7:51,18q:50,1q:49,5q:49,5p:48,8q:45,19p:44,7p:43,RNF43:40,7:39,KMT2D:39,16:39,TGFBR1:38,3p:38,10p:38,20q:37,CDH1:35,9p:35,6q:35,9:33,15:33,18:33,10q:33,ARID2:32,ERBB4:32,16q:30,19:29,BCOR:29,3q:28,17:28,PBRM1:27,C…
TGCT	KIT:8,NRAS:3,PIK3CA:2,KRAS:1	KRAS:78,MDM2:59,NRAS:22,KIT:11,PIK3CA:3	KRAS:7,KIT:3,PIK3CA:1	PTMA:5	PTMA:1		13:74,18:73,11:62,5:58,4:55,10:36,16:28,9:27,19:20,22:19,3:13,6:11,2:1	21:63,8:40,7:37,12:30,14:20,17:8,20:7	17p:27,4q:21,20p:17,1p:15,11q:14,10p:11,3p:10,9q:10,6q:9,9p:8,5p:8,10q:6,18q:5,19q:5,16q:5,16p:4,5q:3,3q:3,19p:3,4p:2,18p:1,11p:1	12p:58,1q:25,7p:22,8p:13,2p:11,8q:9,17q:7,7q:3	KRAS:86,13:74,18:73,21:63,11:62,MDM2:59,5:58,12p:58,4:55,8:40,7:37,10:36,12:30,16:28,9:27,17p:27,1q:25,NRAS:25,7p:22,KIT:22,4q:21,14:20,19:20,22:19,20p:17,1p:15,11q:14,8p:13,3:13,10p:11,2p:11,6:11,3p:10,9q:10,6q:9,8q:9,17:8,9p:8,5p:8,20:7,17q:7,PIK3CA:6,10q:6,PTMA:6,18q:5,19q:5,16q:5,16p:4,5q:3,7q:3,3q:3,19p:3,4p:2,18p:1,2:1,11p:1
THCA	BRAF:235,NRAS:35,HRAS:17,AKT1:5,KRAS:4,EIF1AX:3	BRAF:6,AKT1:4,HRAS:2,EIF1AX:1	BRAF:1	NUP93:3,DNMT3A:3,TP53:2	DNMT3A:5,TP53:3,PTEN:2,NUP93:1	PTEN:2	22:59,4:1	7:7,16:6,17:6,5:5,20:4,14:4,12:3,19:2		1q:17,5p:3,17q:3,5q:1,12q:1,16p:1	BRAF:242,22:59,NRAS:35,HRAS:19,1q:17,AKT1:9,DNMT3A:8,7:7,16:6,17:6,TP53:5,5:5,EIF1AX:4,PTEN:4,KRAS:4,NUP93:4,20:4,14:4,5p:3,17q:3,12:3,19:2,5q:1,4:1,12q:1,16p:1
THYM	GTF2I:20,HRAS:9,NRAS:2	GTF2I:1,HRAS:1		TP53:1	TP53:4,CDKN2A:3	TP53:1	6:8,13:4	20:5,5:4,7:3,8:3,14:2	16q:9,3p:8,17p:6	1q:13,17q:6,3q:4,5p:1,7q:1	GTF2I:21,1q:13,HRAS:10,16q:9,6:8,3p:8,TP53:6,17q:6,17p:6,20:5,13:4,5:4,3q:4,CDKN2A:3,7:3,8:3,14:2,NRAS:2,5p:1,7q:1
UCEC	PIK3CA:160,CTNNB1:85,TAF1:66,CHD4:59,POLE:51,KRAS:49,PPP2R1A:48,DICER1:35,FGFR2:34,ATR:32,SPOP:29,SOS1:28,ERBB2:24,NFE2L2:24,CCND1:23,ACVR1:22,PIK3R2:19,NRAS:14,MYC:12,AKT1:10,MYCN:10,ERBB3:9,SOX17:6,RRAS2:6,U2AF1:3	SOX17:130,MYCN:67,PIK3R2:62,FGFR2:58,ERBB2:51,ATR:46,U2AF1:45,MYC:43,SOS1:39,PPP2R1A:37,KRAS:35,AKT1:35,NRAS:33,CHD4:32,POLE:32,PIK3CA:30,ERBB3:26,DICER1:25,RRAS2:23,NFE2L2:19,CCND1:18,TAF1:14,ACVR1:13,SPOP:13,CTNNB1:11	PIK3CA:18,PPP2R1A:15,FGFR2:9,KRAS:9,CHD4:8,SOX17:5,ERBB2:3,SPOP:3,MYCN:2,MYC:2,ATR:2,ERBB3:2,TAF1:2,RRAS2:1,POLE:1,NFE2L2:1,U2AF1:1,SOS1:1,CTNNB1:1	PTEN:203,ARID1A:154,TP53:113,PIK3R1:99,KMT2B:90,CTCF:86,ZFHX3:81,KMT2C:75,ARHGAP35:71,FAT1:71,BCOR:68,FBXW7:64,ATM:63,CHD3:62,INPPL1:55,SCAF4:55,EP300:49,KANSL1:46,ZMYM2:46,CUX1:44,MAP3K1:43,SIN3A:42,MSH6:41,RB1:39,PDS5B:37,PBRM1:36,CTNND1:35,ATF7IP:33,FOXA2:25,MAX:11,MLL3:8,DYRK1A:3,MLL4:2,APC:1	FAT1:66,EP300:49,RB1:47,CTCF:46,APC:42,FBXW7:41,PDS5B:40,ATM:40,SIN3A:38,PIK3R1:36,PTEN:34,KIAA1267:31,CTNND1:30,MLL3:29,CUX1:27,ARHGAP35:26,ARID1A:24,MAP3K1:23,CHD3:20,PBRM1:20,MAX:20,ZFHX3:20,BCOR:19,ZMYM2:18,DYRK1A:15,ATF7IP:12,MLL4:10,SCAF4:10,TP53:9,INPPL1:4,MSH6:2	TP53:18,FBXW7:6,PTEN:6,RB1:5,PIK3R1:2,ARHGAP35:2,FAT1:2,DYRK1A:2,ARID1A:2,CTCF:2,BCOR:1,EP300:1,APC:1,CTNND1:1,MAP3K1:1,ATM:1	22:73,15:58,13:48,9:39,16:34,4:33,17:33	8:45,10:42,20:40,2:31,6:23,7:18,3:16,12:14,1:6	17p:54,16q:52,11p:49,5q:47,9q:39,4q:24,4p:13,17q:11,16p:4	1q:92,8q:50,5p:44,18p:36,10p:26,3q:26,6p:21,19q:20,20q:19,2p:16,12p:12,7p:10,7q:10,2q:7,20p:6,6q:5	PTEN:243,PIK3CA:208,ARID1A:180,SOX17:141,TP53:140,FAT1:139,PIK3R1:137,CTCF:134,FBXW7:111,ATM:104,FGFR2:101,ZFHX3:101,PPP2R1A:100,CHD4:99,ARHGAP35:99,EP300:99,CTNNB1:97,KRAS:93,1q:92,RB1:91,KMT2B:90,BCOR:88,POLE:84,CHD3:82,TAF1:82,PIK3R2:81,ATR:80,SIN3A:80,MYCN:79,ERBB2:78,PDS5B:77,KMT2C:75,22:73,CUX1:71,SOS1:68,MAP3K1:67,CTNND1:66,SCAF4:65,ZMYM2:64,DICER1:60,INPPL1:59,15:58,MYC:57,PBRM1:56,17p:54…
UCS	PPP2R1A:9,PIK3CA:8,CHD4:4,ZBTB7B:3,KRAS:1	PPP2R1A:23,CHD4:14,MYC:12,KRAS:9,PIK3CA:8,ZBTB7B:4	KRAS:6,PIK3CA:5,PPP2R1A:5,CHD4:4,MYC:2	TP53:32,FBXW7:16,ARID1A:5,PIK3R1:4,PTEN:4,MAP3K4:3,RB1:2,RFC1:2	RB1:17,PTEN:9,PIK3R1:9,RFC1:8,FBXW7:4,MAP3K4:4,ARID1A:4,TP53:3	TP53:6,FBXW7:3,PTEN:2,PIK3R1:1,RB1:1	15:25,9:20,22:18,14:18,16:17,4:12,13:12,18:11,11:8,17:6	20:12,2:11,6:10,8:8,10:8,1:6	17p:22,8p:22,3p:15,19p:15,9q:13,5q:13,16q:10,4q:9,11p:8,11q:6,18q:5,4p:4,9p:3,16p:2	3q:17,19q:16,12p:15,1q:14,5p:13,20q:12,8q:12,6p:11,7p:10,17q:8,10p:7,2p:6,10q:5,20p:3,2q:2,6q:1	TP53:41,PPP2R1A:37,15:25,FBXW7:23,CHD4:22,17p:22,8p:22,PIK3CA:21,9:20,RB1:20,22:18,14:18,16:17,3q:17,KRAS:16,19q:16,PTEN:15,3p:15,19p:15,12p:15,PIK3R1:14,1q:14,MYC:14,9q:13,5q:13,5p:13,4:12,20:12,20q:12,13:12,8q:12,2:11,6p:11,18:11,RFC1:10,6:10,16q:10,7p:10,ARID1A:9,4q:9,11:8,8:8,17q:8,10:8,11p:8,MAP3K4:7,10p:7,ZBTB7B:7,17:6,11q:6,1:6,2p:6,18q:5,10q:5,4p:4,9p:3,20p:3,2q:2,16p:2,6q:1
UVM	GNA11:35,GNAQ:35,SF3B1:18,EIF1AX:10,CYSLTR2:2	MYC:59,GNA11:3,CYSLTR2:2,SF3B1:1	GNAQ:2,CYSLTR2:1	BAP1:7	BAP1:17,PLCB4:1	BAP1:5	3:37	8:17,21:13,20:8,11:7,17:7,6:6,2:6,7:6,13:5,22:5,14:3,12:3,4:2,5:2,16:1	1p:18,6q:18,16q:13,3q:1	6p:34,8q:27,1q:6,4p:5,2p:2,16p:1,7p:1,11q:1,20q:1	MYC:59,GNA11:38,3:37,GNAQ:37,6p:34,BAP1:29,8q:27,SF3B1:19,1p:18,6q:18,8:17,16q:13,21:13,EIF1AX:10,20:8,11:7,17:7,1q:6,6:6,2:6,7:6,4p:5,CYSLTR2:5,13:5,22:5,14:3,12:3,4:2,2p:2,5:2,16p:1,7p:1,16:1,3q:1,11q:1,PLCB4:1,20q:1
PANCAN	PIK3CA:609,IDH1:362,BRAF:331,KRAS:279,CTNNB1:236,NFE2L2:92,NRAS:90,KEAP1:80,CHD4:69,TAF1:66,GRIN2A:63,SPOP:63,ERBB2:62,HRAS:60,SI:58,PPP2R1A:57,POLE:51,ERBB3:48,FGFR3:44,SF3B1:41,TTN:41,FGFR2:39,SMARCA4:38,DICER1:35,GNA11:35,GNAQ:35,FOXA1:34,AKT1:33,ATR:32,SOS1:31,GNAS:23,ERBB4:23,CCND1:23,KDR:22,ACVR1:22,MYC:21,ERCC2:20,GTF2I:20,RHOA:19,PIK3R2:19,RHOB:17,MTOR:17,IDH2:16,RXRA:15,OR2G2:14,EGFR:13,…	MYC:972,PIK3CA:868,KRAS:672,EGFR:442,ERBB2:441,BRAF:408,NFE2L2:274,MET:213,MDM2:174,NRAS:147,ERBB3:143,FOXA1:140,CHD4:139,KEAP1:131,RAD21:131,AKT1:130,SOX17:130,CTNNB1:123,CRIP3:123,AHR:111,HRAS:111,FGFR3:107,FLNA:103,RAC1:102,FGFR2:86,SOS1:82,IDH1:78,HIST2H2BE:77,MAPK1:75,U2AF1:72,GNA13:71,HIST1H3B:70,MYH9:70,MYCN:67,ERCC2:64,C3orf70:63,GNAS:63,PIK3R2:62,SF3B1:61,SRC:61,PPP2R1A:60,PIK3CG:59,ACTB…	PIK3CA:171,KRAS:125,EGFR:108,NFE2L2:43,BRAF:33,ERBB2:32,PPP2R1A:20,MET:15,CHD4:14,CTNNB1:13,ERBB3:13,MYC:13,FGFR3:12,FGFR2:10,HRAS:9,C3orf70:8,PDGFRA:8,GRIN2A:8,AHR:7,ERCC2:7,KEAP1:7,PIK3CG:7,AKT1:6,SMARCA2:5,CARD11:5,KDR:5,KIT:5,SOX17:5,KIAA0368:4,HIST1H3B:4,HIST2H2BE:3,RHOA:3,NRAS:3,RAC1:3,FLNA:3,IDH1:3,SMARCA4:3,CRIP3:3,RAD21:3,FOXA1:3,TTN:3,ERBB4:3,TRIM49C:3,TRIM49L2:3,SPOP:3,GNA13:2,BCLAF1:2…	TP53:1394,ARID1A:401,PTEN:335,KMT2D:250,FBXW7:213,APC:208,KMT2C:204,ATRX:178,FAT1:176,PIK3R1:164,ATM:140,CDKN2A:140,EP300:133,RB1:104,CTCF:104,KMT2B:90,KDM6A:88,NOTCH1:88,BCOR:85,NF1:83,MAP3K1:82,ZFHX3:81,ARHGAP35:80,CIC:67,CHD3:67,ARID2:62,KANSL1:61,MLL2:60,INPPL1:55,SCAF4:55,GATA3:54,PBRM1:54,MLL3:52,ZMYM2:46,CUX1:44,CASP8:42,SIN3A:42,CTNND1:41,MSH6:41,NSD1:39,STAG2:38,SMAD4:37,PDS5B:37,CREBBP:…	CDKN2A:940,PTEN:914,RB1:771,SMAD4:547,TP53:535,ARID1A:484,BAP1:446,PIK3R1:348,FBXW7:324,EP300:312,RASA1:245,FAT1:233,SMAD2:231,APC:209,ATM:200,NF1:200,TGFBR2:190,SETD2:185,CBFB:183,KDM6A:173,NCOR1:167,MLL:155,CASP8:154,ARID1B:151,PBRM1:148,ARID2:134,STK11:134,MLL3:123,ATRX:120,BRD7:118,CREBBP:117,CUL3:116,PSIP1:114,MAX:114,MLL2:105,FUBP1:104,CDH1:103,BRCA1:101,VHL:101,MAP3K1:91,CTCF:90,NSD1:89,CH…	TP53:537,PTEN:157,RB1:108,VHL:89,PBRM1:84,APC:79,SMAD4:65,BAP1:50,CDH1:41,ARID1A:40,NF1:38,STK11:34,SETD2:34,FUBP1:34,FBXW7:33,ATRX:32,FAT1:30,CIC:29,NSD1:25,ATM:24,NCOR1:22,MLL3:20,KMT2C:19,EP300:18,KDM6A:18,ARID2:17,AXIN1:17,RASA1:14,KMT2D:13,MLL2:13,CREBBP:13,MLL:11,MAP2K4:11,CBFB:11,NOTCH1:11,NF2:11,STAG2:10,PSIP1:9,BRD7:9,TSC1:8,PIK3R1:8,TGFBR2:8,KMT2A:7,RBM10:7,ACVR2A:6,TSC2:6,CMTR2:6,FTSJD…	13:1114,22:1063,14:818,4:788,18:774,15:754,10:737,21:727,9:622,11:407,17:245,16:239,6:221,2:180,3:180,19:119,1:115,5:107,12:16,8:7	7:1156,20:1109,8:503,12:404,5:337,16:275,13:267,21:238,2:237,19:234,17:206,3:142,22:136,14:111,1:105,6:90,9:75,15:56,10:50,11:45,4:31,18:31	8p:1473,17p:1467,3p:983,16q:919,5q:905,6q:866,1p:853,9p:665,18q:556,19p:455,10q:440,4q:411,11p:403,11q:348,4p:347,9q:240,19q:179,10p:146,2q:111,6p:102,3q:83,18p:75,16p:68,2p:44,12p:28,20p:26,17q:22,7p:21,12q:14,5p:8,1q:2	1q:1348,8q:1179,5p:953,3q:739,20q:490,7p:456,6p:449,17q:444,16p:422,12p:404,19q:347,2p:321,10p:285,18p:246,7q:191,20p:165,9q:135,19p:73,11q:67,12q:58,2q:49,4p:42,3p:41,17p:30,5q:20,9p:20,8p:19,16q:15,4q:10,6q:6,10q:5,18q:4,11p:4,1p:3	TP53:2466,PIK3CA:1648,17p:1497,8p:1492,PTEN:1406,13:1381,1q:1350,22:1199,8q:1179,7:1156,20:1109,CDKN2A:1085,KRAS:1076,3p:1024,MYC:1006,RB1:983,21:965,5p:961,16q:934,14:929,5q:925,ARID1A:925,6q:872,1p:856,3q:822,4:819,15:810,18:805,10:787,BRAF:772,9:697,9p:685,SMAD4:649,FBXW7:570,EGFR:563,18q:560,6p:551,ERBB2:535,BAP1:531,19p:528,19q:526,PIK3R1:520,16:514,8:510,APC:496,20q:490,16p:490,7p:477,17q:4…
