## Additional file 2 for "Novel Driver Strength Index highlights important cancer genes in TCGA PanCanAtlas patients": 2021_8_16_14_9_distribution_cohorts_males_genes.tsv

Cancer type	SNA-based oncogenic events	CNA-based oncogenic events	Mixed oncogenic events	SNA-based tumor suppressor events	CNA-based tumor suppressor events	Mixed tumor suppressor events	Driver chromosome losses	Driver chromosome gains	Driver arm losses	Driver arm gains	Driver events of all classes
ACC	CTNNB1:2			TP53:3	TP53:9,MEN1:4,ATRX:3,PRKAR1A:2	TP53:3,MEN1:1	18:16,13:15,22:15,11:12,1:11,2:11,17:11,15:10,3:8,6:4	12:21,5:16,19:16,20:16,16:14,7:13,8:9,4:7,21:6	9p:6,1p:3,3p:2,17p:2,11p:2,6p:2,6q:1,3q:1,2p:1	9q:5,10p:4,4p:3,5q:3,8q:2,16p:2,4q:2,20q:1,5p:1	12:21,18:16,5:16,19:16,20:16,TP53:15,13:15,22:15,16:14,7:13,11:12,1:11,2:11,17:11,15:10,8:9,3:8,4:7,9p:6,21:6,9q:5,MEN1:5,6:4,10p:4,ATRX:3,4p:3,5q:3,1p:3,3p:2,17p:2,CTNNB1:2,8q:2,16p:2,11p:2,6p:2,4q:2,PRKAR1A:2,6q:1,20q:1,5p:1,3q:1,2p:1
BLCA	PIK3CA:43,FGFR3:28,ERCC2:17,ERBB3:16,RXRA:13,RHOB:12,ERBB2:11,SF3B1:11,NFE2L2:9,CTNNB1:8,RHOA:7,KRAS:7,SF1:6,HRAS:6,SMARCA2:6,GNA13:6,SPTAN1:6,AHR:6,ACTB:5,CLASP2:5,CUL1:4,NRAS:4,C3orf70:3,BCLAF1:3,ZEB2:3,HIST1H3B:3,KIAA0368:2,MDM2:1,HIST2H2BE:1	AHR:86,ERBB2:70,HIST2H2BE:59,HIST1H3B:56,GNA13:50,C3orf70:45,ERCC2:45,CUL1:42,ACTB:38,NRAS:37,CLASP2:35,MDM2:35,PIK3CA:34,KRAS:33,RHOA:30,ERBB3:29,FGFR3:27,CTNNB1:25,RXRA:24,GAR1:22,RHOB:20,SMARCA2:20,NFE2L2:18,HRAS:14,SF1:13,KIAA0368:12,BCLAF1:11,SF3B1:6,SPTAN1:5,ZEB2:3	ERBB2:11,FGFR3:10,KRAS:6,C3orf70:6,PIK3CA:5,SMARCA2:5,AHR:4,KIAA0368:4,ERBB3:4,HIST2H2BE:3,HIST1H3B:3,ERCC2:2,NFE2L2:2,BCLAF1:2,CUL1:2,ACTB:2,SPTAN1:2,HRAS:1,SF1:1,GNA13:1,CTNNB1:1,NRAS:1,RHOB:1,RHOA:1	TP53:72,KMT2D:54,ARID1A:43,KMT2C:42,KDM6A:39,STAG2:25,CDKN1A:23,EP300:23,CREBBP:20,ELF3:16,ATM:16,MLL3:15,ZFP36L1:15,KMT2A:15,MLL2:15,RB1:13,FAT1:13,FBXW7:12,KANSL1:11,ASXL2:10,TSC1:9,CDKN2A:8,DIAPH2:8,ARID2:8,RBM10:6,WAC:6,PTEN:6,CTNND1:6,MLL:5,KLF5:5,NHLRC1:3,PSIP1:3,KIAA1267:3,THRAP3:3,RBL2:2,NCOR1:2,CHD1:2,CNOT1:2,DDX3X:2,EPHA2:1	PSIP1:83,CDKN2A:78,CHD1:65,PTEN:61,NCOR1:61,ATM:60,MLL:58,CREBBP:55,EP300:52,TSC1:44,FBXW7:40,RBL2:39,RB1:38,FAT1:33,RBM5:33,ZFP36L1:31,CNOT1:30,KDM6A:29,DIAPH2:29,GPS2:29,MLL2:26,DDX3X:24,WAC:23,MLL3:23,NHLRC1:22,TP53:21,ARID2:20,ASXL2:16,STAG2:16,CDKN1A:15,THRAP3:14,ARID1A:13,KIAA1267:10,CTNND1:10,EPHA2:9,RBM10:8,ELF3:7,KLF5:6,NCOA6:2	RB1:25,TP53:22,KDM6A:13,NCOR1:11,ATM:11,PSIP1:8,ARID1A:8,CREBBP:8,STAG2:8,TSC1:7,EP300:7,PTEN:7,KMT2C:6,MLL3:6,FAT1:6,GPS2:5,KMT2D:4,MLL2:4,KMT2A:4,MLL:4,ARID2:3,FBXW7:3,ASXL2:3,CNOT1:2,CDKN1A:2,DIAPH2:2,RBL2:2,EPHA2:1,CDKN2A:1,RBM5:1,RBM10:1,ELF3:1,ZFP36L1:1,CHD1:1,THRAP3:1	9:62,15:57,14:56,22:50,4:32,11:31,18:25,16:25,6:19,2:15	20:65,21:44,3:36,7:30,19:18,8:15,17:11,1:9	8p:111,17p:94,5q:90,11p:62,10q:57,18q:52,6q:48,19p:34,2q:29,4p:28,9q:27,16q:26,4q:21,9p:18,16p:8,11q:3	8q:83,5p:79,18p:49,10p:48,1q:40,17q:40,2p:37,3q:36,19q:36,12p:35,6p:31,7p:26,20q:23,20p:14,7q:13,3p:8	TP53:115,8p:111,AHR:96,PSIP1:94,17p:94,ERBB2:92,5q:90,CDKN2A:87,ATM:87,CREBBP:83,8q:83,PIK3CA:82,EP300:82,KDM6A:81,5p:79,RB1:76,PTEN:74,NCOR1:74,CHD1:68,MLL:67,FGFR3:65,20:65,ERCC2:64,ARID1A:64,HIST2H2BE:63,9:62,HIST1H3B:62,11p:62,TSC1:60,KMT2D:58,10q:57,GNA13:57,15:57,14:56,FBXW7:55,C3orf70:54,18q:52,FAT1:52,22:50,ERBB3:49,18p:49,STAG2:49,KMT2C:48,6q:48,CUL1:48,10p:48,ZFP36L1:47,KRAS:46,ACTB:45,…
BRCA	PIK3CA:3	ERBB2:5,FOXA1:2,MYC:2,KRAS:1,AKT1:1,CHD4:1,SF3B1:1	ERBB2:1	GATA3:1,RB1:1,ARID1A:1,MAP3K1:1	RB1:3,BRCA1:2,CASP8:2,EP300:2,NCOR1:2,NF1:2,ARID1A:1,PTEN:1,TP53:1,BAP1:1,CDKN1B:1,PIK3R1:1		9:3,18:2,13:2,22:2,2:1,4:1,10:1,11:1,14:1,15:1	20:3,7:2,8:1	16q:4,17p:4,8p:3,9q:2,4p:2,1p:2,11q:2,2q:1,19p:1,6q:1,3p:1,9p:1,2p:1,5q:1	1q:6,16p:5,8q:4,5p:3,19q:3,17q:3,7p:2,10p:2,20q:1,3q:1,20p:1	ERBB2:6,1q:6,16p:5,16q:4,RB1:4,8q:4,17p:4,9:3,5p:3,PIK3CA:3,20:3,19q:3,8p:3,17q:3,BRCA1:2,9q:2,FOXA1:2,CASP8:2,18:2,4p:2,7p:2,10p:2,ARID1A:2,EP300:2,NCOR1:2,NF1:2,7:2,13:2,22:2,1p:2,11q:2,MYC:2,8:1,2q:1,19p:1,20q:1,PTEN:1,6q:1,3q:1,KRAS:1,GATA3:1,2:1,4:1,10:1,11:1,14:1,3p:1,TP53:1,BAP1:1,CDKN1B:1,9p:1,20p:1,AKT1:1,CHD4:1,SF3B1:1,MAP3K1:1,PIK3R1:1,15:1,2p:1,5q:1
CHOL	IDH1:2	IDH1:2		EPHA2:2,TP53:1,BAP1:1,ARAF:1	EPHA2:3,BAP1:3,ARAF:1,PBRM1:1,CDKN2A:1	PBRM1:5,BAP1:3,TP53:1	13:4,4:3,21:3,14:2,9:2	7:2,20:2,5:2,12:2,2:1,15:1,17:1	3p:8,6q:8,11q:5,11p:4,8p:4,10q:3,9q:2,1p:2,4q:2	1q:7,6p:5,5p:2,17q:2,8q:2,2q:1,16p:1,12p:1,18p:1,19q:1,7p:1,20q:1	3p:8,6q:8,BAP1:7,1q:7,PBRM1:6,EPHA2:5,11q:5,6p:5,13:4,11p:4,IDH1:4,8p:4,10q:3,4:3,21:3,14:2,5p:2,TP53:2,ARAF:2,9q:2,7:2,17q:2,20:2,1p:2,9:2,5:2,12:2,8q:2,4q:2,2q:1,16p:1,2:1,15:1,17:1,12p:1,CDKN2A:1,18p:1,19q:1,7p:1,20q:1
COAD	KRAS:44,PIK3CA:27,CTNNB1:13,BRAF:13,GRIN2A:10,GNAS:8,PCBP1:2,NRAS:2,MYC:1	MYC:67,GNAS:14,CTNNB1:8,NRAS:7,PCBP1:6,KRAS:4,BRAF:3	KRAS:10,MYC:3	TP53:61,APC:59,AMER1:17,ARID1A:16,ATM:15,SOX9:11,TCF7L2:10,FBXW7:10,FAM123B:8,ACVR2A:8,TGIF1:7,PIK3R1:6,PTEN:6,SMAD2:5,RBM10:4,MAX:3,USP9X:1,EP300:1,SMAD4:1	SMAD2:59,SMAD4:59,MAX:26,ARID1A:25,FBXW7:23,PIK3R1:22,PTEN:18,EP300:17,ATM:13,APC:8,ACVR2A:6,USP9X:5,TGIF1:3,FAM123B:3,TP53:2,RBM10:1,SOX9:1	APC:26,TP53:10,SMAD4:5,SMAD2:2,ACVR2A:1,RBM10:1,ARID1A:1,USP9X:1,EP300:1,FBXW7:1,PIK3R1:1	18:57,22:38,14:35,15:34,21:28,4:23,10:15,17:14,1:12	13:59,7:43,20:37,8:15,2:11,12:10,16:9,19:9,9:8,6:7	8p:52,17p:52,5q:24,1p:22,11q:20,3p:20,18q:16,19p:10,4p:9,4q:8,10q:5,18p:3,10p:1	20q:41,8q:41,1q:21,7p:15,5p:13,3q:6,6p:5,9p:5,19q:4,12p:4,16p:3,12q:3,16q:3,2p:1,2q:1	APC:93,TP53:73,MYC:71,SMAD2:66,SMAD4:65,13:59,KRAS:58,18:57,8p:52,17p:52,7:43,ARID1A:42,20q:41,8q:41,22:38,20:37,14:35,FBXW7:34,15:34,MAX:29,PIK3R1:29,ATM:28,21:28,PIK3CA:27,PTEN:24,5q:24,4:23,1p:22,GNAS:22,CTNNB1:21,1q:21,11q:20,3p:20,EP300:19,AMER1:17,18q:16,BRAF:16,7p:15,8:15,10:15,ACVR2A:15,17:14,5p:13,SOX9:12,1:12,2:11,FAM123B:11,12:10,TCF7L2:10,19p:10,GRIN2A:10,TGIF1:10,4p:9,16:9,19:9,NRAS:…
DLBC	CARD11:2,IGLL5:2,PIM1:2,CD79B:2,MYD88:2,MYC:1	TMSB4X:4,CARD11:1,MYD88:1	CARD11:2,PIM1:1,MYD88:1	BTG2:4,HIST1H1E:4,B2M:1,KMT2D:1,CD70:1,CSNK2A1:1,HLA-B:1	CDKN2A:4,ARID1A:1			7:3,9:3,18:3,16:2,3:2,5:1,12:1,11:1	6q:2,8p:2,17p:2,1p:1	12q:2,11q:1,3q:1,18q:1,2p:1,16q:1,1q:1	CARD11:5,TMSB4X:4,BTG2:4,HIST1H1E:4,CDKN2A:4,MYD88:4,7:3,PIM1:3,9:3,18:3,16:2,IGLL5:2,CD79B:2,3:2,6q:2,12q:2,8p:2,17p:2,11q:1,MYC:1,B2M:1,KMT2D:1,CD70:1,3q:1,18q:1,CSNK2A1:1,5:1,12:1,2p:1,16q:1,ARID1A:1,11:1,1p:1,HLA-B:1,1q:1
ESCA	NFE2L2:5,PIK3CA:4,ERBB2:2	MYC:65,PIK3CA:60,KRAS:44,NFE2L2:32,ERBB2:22	NFE2L2:6,PIK3CA:5,ERBB2:3,KRAS:2	TP53:52,KMT2D:7,ARID1A:5,FBXW7:5,SMAD4:5,PTCH1:5,NSD1:4,NOTCH1:3,CDKN2A:3,MLL2:1,PTEN:1	CDKN2A:45,SMAD4:29,PTEN:8,PTCH1:7,ARID1A:6,NSD1:6,FBXW7:6,MLL2:5,NOTCH1:3,TP53:2	TP53:24,SMAD4:3,PTEN:3,KMT2D:1,MLL2:1	21:53,4:32,13:30,15:27,22:25,18:23,14:22,16:19,11:18,9:16,10:14,5:12,19:11	20:32,7:19,8:10,2:9	3p:52,17p:41,8p:32,5q:31,9p:30,18q:30,1p:26,4p:24,6q:20,6p:19,19p:17,11q:14,10q:12,4q:11,16p:10,11p:9,16q:8,10p:7,18p:6	3q:35,5p:32,8q:28,1q:26,7p:25,12p:24,20q:19,19q:18,17q:17,2p:13,7q:4,20p:3,2q:3	TP53:78,PIK3CA:69,MYC:65,21:53,3p:52,CDKN2A:48,KRAS:46,NFE2L2:43,17p:41,SMAD4:37,3q:35,20:32,8p:32,4:32,5p:32,5q:31,13:30,9p:30,18q:30,8q:28,ERBB2:27,15:27,1p:26,1q:26,7p:25,22:25,4p:24,12p:24,18:23,14:22,6q:20,20q:19,16:19,6p:19,7:19,19q:18,11:18,19p:17,17q:17,9:16,10:14,11q:14,2p:13,10q:12,PTEN:12,PTCH1:12,5:12,ARID1A:11,19:11,FBXW7:11,4q:11,NSD1:10,8:10,16p:10,11p:9,2:9,16q:8,KMT2D:8,MLL2:7,10…
GBM	PIK3CA:12,IDH1:10,GABRA6:6,KRT15:2,GLT8D2:2,LZTR1:2,BRAF:1,EGFR:1,PDGFRA:1	EGFR:97,BRAF:79,PDGFRA:28,PIK3CA:14,LZTR1:11,KRT15:9,IDH1:7,GLT8D2:4,GABRA6:1	EGFR:40,PDGFRA:5,PIK3CA:3,BRAF:1,GABRA6:1,GLT8D2:1	TP53:31,PIK3R1:18,PTEN:8,ATRX:7,NF1:7,STAG2:4,MMP3:2,CDKN2A:2,CHD8:1,TCF12:1,RB1:1	CDKN2A:116,PTEN:99,CHD8:46,ATRX:36,RB1:33,STAG2:30,TCF12:18,NF1:12,MMP3:12,TP53:7,PIK3R1:4	PTEN:39,RB1:11,NF1:9,TP53:8,ATRX:3,TCF12:1	10:139,22:39,14:32,13:29,15:21,6:12,9:10,4:4	7:113,20:52,19:39,1:9,21:7,2:5,12:5,5:4,3:4,8:4,17:3	9p:34,6q:15,18q:11,10q:9,10p:1	19p:19,7q:16,7p:6,12p:5,20p:3,8q:2,3q:2,20q:2,12q:2,17q:2,19q:1,2q:1,1p:1,5p:1,1q:1	PTEN:146,10:139,EGFR:138,CDKN2A:118,7:113,BRAF:81,20:52,CHD8:47,TP53:46,ATRX:46,RB1:45,19:39,22:39,PDGFRA:34,STAG2:34,9p:34,14:32,PIK3CA:29,13:29,NF1:28,PIK3R1:22,15:21,TCF12:20,19p:19,IDH1:17,7q:16,6q:15,MMP3:14,LZTR1:13,6:12,KRT15:11,18q:11,9:10,10q:9,1:9,GABRA6:8,21:7,GLT8D2:7,7p:6,12p:5,2:5,12:5,4:4,5:4,3:4,8:4,17:3,20p:3,8q:2,3q:2,20q:2,12q:2,17q:2,19q:1,2q:1,1p:1,5p:1,10p:1,1q:1
HNSC	SI:15,PIK3CA:13,HRAS:7,KEAP1:6,NFE2L2:5,MYH9:5,FGFR3:4,RAC1:3,FLNA:2,RHOA:2,ITGB1:2,MAPK1:2	MYC:158,PIK3CA:127,FLNA:78,RAC1:65,NFE2L2:58,MYH9:55,MAPK1:48,HRAS:33,KEAP1:30,FGFR3:27,ITGB1:16,RHOA:1	PIK3CA:21,NFE2L2:6,MYH9:2,FLNA:2,HRAS:2,MYC:1,RAC1:1,FGFR3:1	TP53:113,KMT2D:33,FAT1:33,CDKN2A:31,NSD1:19,NOTCH1:17,FBXW7:9,EP300:8,CASP8:8,CUL3:8,EPHA2:8,AJUBA:8,HLA-B:7,ARID2:7,MLL2:6,KDM6A:6,CYLD:5,CTCF:4,PTEN:4,RASA1:4,HLA-A:4,TGFBR2:3,PIK3R1:1	PIK3R1:101,TGFBR2:100,SMAD4:94,CDKN2A:73,RASA1:62,CUL3:54,KDM6A:52,CASP8:35,PTEN:33,FBXW7:32,KIF5B:30,NSD1:24,RB1:24,CYLD:19,MLL2:19,FAT1:19,ARID2:18,HLA-A:18,HLA-B:16,NOTCH1:15,EP300:12,TP53:9,CTCF:7,AJUBA:7,EPHA2:3	TP53:27,NSD1:16,RASA1:6,SMAD4:5,FAT1:5,PTEN:4,CYLD:4,TGFBR2:4,FBXW7:3,RB1:3,AJUBA:3,NOTCH1:2,CASP8:1,KDM6A:1,CUL3:1,HLA-A:1,PIK3R1:1,HLA-B:1	21:72,13:64,4:39,15:31,10:27,11:27,18:22	20:48,14:43,22:34,8:21,7:21,9:19,12:19,16:16,17:13	3p:161,9p:95,5q:94,8p:91,18q:77,4p:54,11q:52,17p:51,6q:41,19p:37,1p:37,10p:27,10q:18,11p:17,4q:12	3q:121,8q:99,5p:90,18p:61,1q:48,7p:41,12p:40,9q:36,2p:32,20q:20,20p:15,17q:14,16p:13,7q:6,12q:5	3p:161,PIK3CA:161,MYC:159,TP53:149,3q:121,TGFBR2:107,CDKN2A:104,PIK3R1:103,SMAD4:99,8q:99,9p:95,5q:94,8p:91,5p:90,FLNA:82,18q:77,RASA1:72,21:72,RAC1:69,NFE2L2:69,13:64,CUL3:63,MYH9:62,18p:61,NSD1:59,KDM6A:59,FAT1:57,4p:54,11q:52,17p:51,MAPK1:50,20:48,1q:48,CASP8:44,FBXW7:44,14:43,HRAS:42,PTEN:41,7p:41,6q:41,12p:40,4:39,19p:37,1p:37,9q:36,KEAP1:36,22:34,NOTCH1:34,KMT2D:33,2p:32,FGFR3:32,15:31,KIF5…
KICH				TP53:1	PTEN:23,TP53:16	TP53:9,PTEN:2	6:25,10:25,1:24,2:24,17:24,13:23,21:17,3:3	7:9,8:8,20:8,4:7,15:7,18:7,14:6,22:6,12:5,19:5,16:5,11:4	1p:3,17p:1,6q:1,1q:1,3q:1	16p:1,8q:1,12p:1,20p:1,18p:1,20q:1	TP53:26,PTEN:25,6:25,10:25,1:24,2:24,17:24,13:23,21:17,7:9,8:8,20:8,4:7,15:7,18:7,14:6,22:6,12:5,19:5,16:5,11:4,1p:3,3:3,17p:1,16p:1,8q:1,6q:1,1q:1,12p:1,20p:1,3q:1,18p:1,20q:1
KIRC	MTOR:7,SMARCA4:2,PIK3CA:1,KIF1A:1	PIK3CA:16,KIF1A:3,MTOR:1		KDM5C:11,PBRM1:9,VHL:6,ATM:5,SETD2:4,ARID1A:4,PTEN:2,BAP1:2,NF1:2,CDK12:1,NF2:1,TP53:1	BAP1:97,VHL:61,SETD2:54,PBRM1:44,HIF1A:28,ARID1A:27,KDM5C:22,TCEB1:17,CDKN2A:17,TP53:12,CDK12:6,PTEN:5,NF2:4,NF1:3,ATM:1	VHL:54,PBRM1:45,SETD2:16,BAP1:5,TP53:1	14:53,9:35,6:25,18:22,3:20,4:18,10:16,1:11,22:11,17:10	7:39,5:36,12:29,16:27,20:26,2:16,21:15,19:12,11:3	3p:76,8p:31,1p:8,6q:5,10q:4,18q:2,18p:1,10p:1,6p:1,9q:1	17q:10,16p:5,7q:5,19q:3,7p:3,2p:3,5p:2,5q:2,20q:1,12p:1,11p:1	VHL:121,BAP1:104,PBRM1:98,3p:76,SETD2:74,14:53,7:39,5:36,9:35,KDM5C:33,ARID1A:31,8p:31,12:29,HIF1A:28,16:27,20:26,6:25,18:22,3:20,4:18,PIK3CA:17,TCEB1:17,CDKN2A:17,10:16,2:16,21:15,TP53:14,19:12,1:11,22:11,17q:10,17:10,1p:8,MTOR:8,CDK12:7,PTEN:7,ATM:6,6q:5,16p:5,NF1:5,NF2:5,7q:5,10q:4,KIF1A:4,19q:3,7p:3,11:3,2p:3,18q:2,SMARCA4:2,5p:2,5q:2,20q:1,18p:1,12p:1,10p:1,6p:1,11p:1,9q:1
KIRP	MET:5,PIK3CA:2,KRAS:1	MET:106,KRAS:33,PIK3CA:9	MET:9	SETD2:8,KDM6A:7,CUL3:5,BAP1:4,TP53:4,PTEN:2,NF2:2,PCF11:1,PBRM1:1	KDM6A:13,CDKN2A:13,PBRM1:11,PTEN:10,PCF11:7,SETD2:6,NF2:4,BAP1:4,TP53:2,CUL3:2	SETD2:4,BAP1:4,PBRM1:3,NF2:3,TP53:1,CUL3:1,PCF11:1	18:18,22:18,14:17,21:15,15:12,9:8,8:2	7:107,17:106,16:90,12:68,20:52,3:38,2:16,13:14,5:9	1p:17,6p:13,6q:12,9q:4,18q:3,9p:1,18p:1	3q:13,17q:9,8q:6,16p:5,5p:3,2q:3,7q:1	MET:120,7:107,17:106,16:90,12:68,20:52,3:38,KRAS:34,KDM6A:20,18:18,22:18,SETD2:18,14:17,1p:17,2:16,21:15,PBRM1:15,13:14,3q:13,CDKN2A:13,6p:13,PTEN:12,6q:12,BAP1:12,15:12,PIK3CA:11,PCF11:9,NF2:9,5:9,17q:9,CUL3:8,9:8,TP53:7,8q:6,16p:5,9q:4,5p:3,2q:3,18q:3,8:2,9p:1,7q:1,18p:1
LGG	IDH1:190,PIK3CA:21,SMARCA4:14,IDH2:9,PTPN11:2,EGFR:2,BRAF:1	EGFR:42,SMARCA4:23,BRAF:14,PTPN11:9,PIK3CA:8,NRAS:3,IDH2:1	EGFR:14,SMARCA4:2,IDH1:1	TP53:118,ATRX:83,CIC:32,NOTCH1:17,NF1:14,PIK3R1:12,ARID1A:11,NIPBL:11,ZBTB20:10,SETD2:5,PTEN:5,ARID2:4,CDKN2C:3,CDKN2A:2,NKX2-1:1,MAX:1,ARID1B:1	FUBP1:56,ARID1A:43,CDKN2C:38,CDKN2A:37,PTEN:29,MAX:23,ARID2:20,ARID1B:17,ATRX:9,CIC:7,SETD2:6,CUL4B:5,NIPBL:5,ZBTB20:3,TP53:2,NF1:1,NOTCH1:1	FUBP1:22,CIC:15,PTEN:8,ATRX:6,TP53:5,NF1:2,ARID1A:1,NIPBL:1,ARID2:1	10:36,13:31,14:21	7:43,20:15,8:15,19:9,11:6,1:5,17:5,2:5,5:4,12:3	19q:95,1p:86,6q:24,4q:23,9p:23,11p:23,10q:2	12p:16,19p:9,1q:9,11q:7,7q:6,8q:5,9q:4,17p:4,17q:3,20q:1,20p:1,7p:1,8p:1	IDH1:191,TP53:125,ATRX:98,19q:95,1p:86,FUBP1:78,EGFR:58,ARID1A:55,CIC:54,7:43,PTEN:42,CDKN2C:41,CDKN2A:39,SMARCA4:39,10:36,13:31,PIK3CA:29,ARID2:25,MAX:24,6q:24,4q:23,9p:23,11p:23,14:21,ARID1B:18,NOTCH1:18,NF1:17,NIPBL:17,12p:16,BRAF:15,20:15,8:15,ZBTB20:13,PIK3R1:12,PTPN11:11,SETD2:11,IDH2:10,19:9,19p:9,1q:9,11q:7,7q:6,11:6,1:5,17:5,CUL4B:5,2:5,8q:5,9q:4,5:4,17p:4,12:3,17q:3,NRAS:3,10q:2,20q:1,2…
LIHC	CTNNB1:66,KEAP1:8,EEF1A1:7,APOB:6,NFE2L2:6,PIK3CA:4,GNAS:3,IDH1:3,KRAS:3,GRIA2:2,CRIP3:2,CREB3L3:1	CRIP3:79,MYC:41,CREB3L3:31,IDH1:26,KEAP1:24,APOB:23,EEF1A1:15,GNAS:10,PIK3CA:8,NFE2L2:6,CTNNB1:3,KRAS:3,SMARCA4:3,GRIA2:1	CTNNB1:6,CRIP3:3,APOB:1	ALB:29,TP53:13,ARID1A:11,NUP133:9,ARID2:8,RPS6KA3:7,CDKN2A:7,APC:4,ARID1B:4,ACVR2A:3,TSC2:2,HIST1H1E:2,RB1:2,PRKACA:2,BAP1:2,BRD7:1,AXIN1:1,HNF1A:1,CDKN1A:1	RB1:83,ARID1B:75,ARID1A:67,BRD7:66,TP53:61,MLL:51,AXIN1:31,ACVR2A:29,TSC2:27,CDKN2A:23,APC:21,ARID2:19,PRKACA:11,RPS6KA3:10,BAP1:7,NUP133:6,HIST1H1E:5,CDKN1A:3,ALB:2	TP53:53,AXIN1:13,ARID1A:6,ARID2:5,RB1:5,BRD7:5,TSC2:5,MLL:4,ACVR2A:2,APC:2,ARID1B:2,KMT2A:1,ALB:1,RPS6KA3:1	21:54,9:48,4:43,13:40,14:35,22:34,18:33,15:33,11:23	7:39,5:39,20:31,6:12,8:8,2:7,19:7,1:5,16:4	8p:125,17p:97,16q:73,6q:48,1p:45,4q:43,10q:37,3q:18,9p:12,9q:9,18q:7,11q:6,18p:5,4p:2	1q:120,8q:117,6p:53,17q:42,5p:25,10p:24,19q:16,12q:13,7q:11,7p:11,20q:10,16p:7,20p:5,2p:3,5q:3	TP53:127,8p:125,1q:120,8q:117,17p:97,RB1:90,CRIP3:84,ARID1A:84,ARID1B:81,CTNNB1:75,16q:73,BRD7:72,MLL:55,21:54,6p:53,9:48,6q:48,AXIN1:45,1p:45,4:43,4q:43,17q:42,MYC:41,13:40,7:39,5:39,10q:37,14:35,22:34,ACVR2A:34,TSC2:34,18:33,15:33,ALB:32,ARID2:32,CREB3L3:32,KEAP1:32,20:31,APOB:30,CDKN2A:30,IDH1:29,APC:27,5p:25,10p:24,11:23,EEF1A1:22,3q:18,RPS6KA3:18,19q:16,NUP133:15,12q:13,PRKACA:13,GNAS:13,NFE…
LUAD	KRAS:20,KEAP1:20,BRAF:10,OR2G2:8,CTNNB1:5,GRIN2A:5,SMARCA4:4,KDR:4,PIK3CA:3,EGFR:2,MET:1,U2AF1:1,SOS1:1	EGFR:34,MET:34,BRAF:29,KRAS:27,SOS1:25,KDR:22,CTNNB1:13,PIK3CA:13,GRIN2A:12,U2AF1:12,SMARCA4:5,KEAP1:2,OR2G2:1	KRAS:20,EGFR:7,BRAF:5,PIK3CA:3,KEAP1:2,KDR:2,GRIN2A:1,U2AF1:1,MET:1	TP53:27,RBM10:8,STK11:8,CDKN2A:7,MGA:7,SETD2:5,NF1:5,CMTR2:3,SMAD4:3,ATM:3,FTSJD1:2,ARID1A:2,RB1:1,ARAF:1	STK11:53,BAP1:40,RB1:37,CDKN2A:34,APC:29,SETD2:27,SMAD4:23,RBM10:19,ATM:17,MGA:14,FTSJD1:12,TP53:11,ARAF:10,ARID1A:6,NF1:5	TP53:24,STK11:16,RB1:4,ATM:3,SMAD4:3,CMTR2:3,FTSJD1:3,APC:2,MGA:2,ARID1A:2,RBM10:2,NF1:2	13:51,15:49,21:45,22:43,9:32,18:28,19:28,3:26,4:17,6:14,10:8	7:23,8:21,20:18,5:17,2:10,1:9	17p:58,6q:56,8p:52,5q:51,19p:36,16q:36,9p:32,3p:30,11p:29,1p:24,18q:19,10q:17,4q:16,9q:15,10p:6,4p:5,18p:4,19q:3,3q:2	1q:70,5p:51,6p:33,8q:31,17q:30,7p:25,16p:25,11q:16,20q:16,2p:12,20p:12,2q:6,7q:6	STK11:77,1q:70,KRAS:67,TP53:62,17p:58,6q:56,8p:52,13:51,5q:51,5p:51,15:49,21:45,BRAF:44,22:43,EGFR:43,RB1:42,CDKN2A:41,BAP1:40,19p:36,16q:36,MET:36,6p:33,9:32,SETD2:32,9p:32,8q:31,APC:31,17q:30,3p:30,RBM10:29,SMAD4:29,11p:29,18:28,19:28,KDR:28,SOS1:26,3:26,7p:25,16p:25,1p:24,KEAP1:24,ATM:23,MGA:23,7:23,8:21,PIK3CA:19,18q:19,GRIN2A:18,CTNNB1:18,20:18,5:17,4:17,10q:17,FTSJD1:17,4q:16,11q:16,20q:16,…
LUSC	SI:30,KEAP1:21,GRIN2A:20,NFE2L2:18,PIK3CA:4,PIK3CG:4,FGFR3:4,FGFR2:3,HRAS:2,BRAF:2,RAD21:1,KRAS:1	PIK3CA:147,EGFR:103,KRAS:98,RAD21:98,BRAF:81,NFE2L2:74,KEAP1:44,PIK3CG:41,FGFR2:21,FGFR3:20,HRAS:20,GRIN2A:9	PIK3CA:18,NFE2L2:15,PIK3CG:5,BRAF:4,GRIN2A:3,KEAP1:3,RAD21:3,EGFR:2,KRAS:2,HRAS:1,FGFR3:1,FGFR2:1	TP53:105,KMT2D:33,CDKN2A:31,FAT1:14,PTEN:11,MLL2:11,NF1:10,ARID1A:10,NOTCH1:9,KDM6A:9,NSD1:9,ARHGAP35:8,FBXW7:7,CREBBP:7,KLF5:6,CUL3:6,CHD3:4,GALNT2:2,RB1:2,PRIM2:2,EP300:1,RASA1:1	RASA1:84,PTEN:71,CDKN2A:64,SMAD4:45,HLA-A:44,CHD3:43,FBXW7:41,NSD1:38,ARHGAP35:37,FAT1:36,CUL3:35,RB1:33,ARID1A:29,NF1:25,KDM6A:24,CREBBP:23,NOTCH1:23,TP53:21,EP300:13,KLF5:10,MLL2:7,PRIM2:6,GALNT2:2	TP53:37,PTEN:9,FAT1:7,NF1:6,RASA1:5,ARID1A:5,NSD1:4,NOTCH1:4,RB1:3,ARHGAP35:3,FBXW7:3,CREBBP:2,KMT2D:1,MLL2:1,HLA-A:1,CUL3:1,CDKN2A:1,EP300:1	13:98,21:95,4:78,9:62,14:46,10:46,15:34,11:28,18:28,16:25,6:18	22:55,20:45,7:31,12:24,2:15,8:9	3p:161,5q:152,17p:120,8p:104,1p:86,9p:55,4p:49,16q:48,19p:47,18q:35,10q:31,11q:29,11p:26,10p:22,6p:21,6q:19,4q:19,9q:17,16p:17	5p:133,3q:125,1q:73,8q:60,12p:54,18p:48,17q:48,2p:46,19q:41,20p:31,7p:30,20q:17,7q:15,12q:6,2q:4	PIK3CA:169,TP53:163,3p:161,5q:152,5p:133,3q:125,17p:120,NFE2L2:107,EGFR:105,8p:104,RAD21:102,KRAS:101,13:98,CDKN2A:96,21:95,PTEN:91,RASA1:90,BRAF:87,1p:86,4:78,1q:73,KEAP1:68,9:62,8q:60,FAT1:57,22:55,9p:55,12p:54,NSD1:51,FBXW7:51,PIK3CG:50,4p:49,ARHGAP35:48,16q:48,18p:48,17q:48,CHD3:47,19p:47,14:46,2p:46,10:46,20:45,HLA-A:45,SMAD4:45,ARID1A:44,CUL3:42,19q:41,NF1:41,RB1:38,NOTCH1:36,18q:35,KMT2D:3…
MESO		KRAS:3,LATS2:1	KRAS:1	TP53:6,BAP1:5,SETD2:1	NF2:26,CDKN2A:25,BAP1:17,SETD2:12,TP53:1	NF2:5,BAP1:4,SETD2:4	22:33,14:22,13:16,4:14,10:8,9:7,6:5	7:8,8:4,12:4,15:4,20:3,19:3,11:2,5:2,16:2	6q:15,17p:14,20p:8,1p:6,9q:6,4p:5,9p:5,4q:4,10p:3	1q:10,5p:8,8q:4,16p:4,19p:3,17q:3,11q:3,12p:2,7p:2,11p:1,20q:1	22:33,NF2:31,BAP1:26,CDKN2A:25,14:22,SETD2:17,13:16,6q:15,4:14,17p:14,1q:10,20p:8,10:8,7:8,5p:8,TP53:7,9:7,1p:6,9q:6,6:5,4p:5,9p:5,8q:4,KRAS:4,8:4,16p:4,12:4,4q:4,15:4,10p:3,19p:3,20:3,17q:3,19:3,11q:3,11:2,12p:2,7p:2,5:2,16:2,LATS2:1,11p:1,20q:1
PAAD	KRAS:13,GNAS:2	GNAS:3,MYC:3,AKT2:3,U2AF1:2,KRAS:1	KRAS:9	CDKN2A:6,TP53:5,SMAD4:3,RNF43:2,TGFBR2:2,ARID1A:1	SMAD4:15,CDKN2A:11,KDM6A:8,ARID1A:8,TP53:3	TP53:13,SMAD4:5,KDM6A:1,CDKN2A:1	21:10,22:9,6:6,15:4	7:6,13:5,2:5,14:4,19:2,5:1,20:1,12:1	17p:19,18q:18,8p:11,9p:10,6q:9,1p:7,3p:4,10q:4,10p:4,11p:2,6p:1	1q:11,20q:8,8q:7,19q:5,5p:3,4p:2,7p:2,12p:2	KRAS:23,SMAD4:23,TP53:21,17p:19,CDKN2A:18,18q:18,1q:11,8p:11,21:10,9p:10,KDM6A:9,ARID1A:9,6q:9,22:9,20q:8,1p:7,8q:7,7:6,6:6,GNAS:5,13:5,19q:5,2:5,14:4,3p:4,10q:4,10p:4,15:4,5p:3,MYC:3,AKT2:3,4p:2,RNF43:2,19:2,11p:2,7p:2,TGFBR2:2,12p:2,U2AF1:2,5:1,20:1,12:1,6p:1
PCPG	RET:2,HRAS:1		EPAS1:1		CSDE1:17,TP53:10,NF1:2	NF1:3	22:9,3:4,11:3,14:3,21:3,1:3,16:1	7:2,13:1,15:1	1p:15,17p:8,3q:5,3p:3,2p:1,11q:1,11p:1	6p:2,1q:2,7p:1,8q:1,5p:1,19p:1	CSDE1:17,1p:15,TP53:10,22:9,17p:8,3q:5,NF1:5,3:4,11:3,14:3,21:3,3p:3,1:3,6p:2,RET:2,7:2,1q:2,EPAS1:1,7p:1,16:1,13:1,2p:1,11q:1,8q:1,5p:1,HRAS:1,15:1,19p:1,11p:1
PRAD	SPOP:34,FOXA1:18,PIK3CA:10,CTNNB1:9,IDH1:4,BRAF:3,HRAS:3,MED12:2,MYC:1	MYC:69,BRAF:68,FOXA1:22,SPOP:15,HRAS:15,IDH1:14,PIK3CA:11,CTNNB1:9,MED12:2	FOXA1:3,BRAF:2,HRAS:1	TP53:20,KMT2D:17,ZMYM3:9,KDM6A:4,PTEN:3,MLL3:3,KMT2C:2,CDK12:2,APC:2,MLL2:2	PTEN:81,PIK3R1:51,TP53:42,APC:31,CDK12:13,MLL3:9,KDM6A:8,MLL2:6,ZMYM3:2	TP53:19,PTEN:9,APC:7,MLL3:1,KMT2D:1,MLL2:1	13:32,18:28,2:2	7:29,21:12,9:9,14:7,12:6,8:6,3:6,11:5,20:5,5:3	8p:87,16q:61,17p:42,18q:16,18p:2	8q:61,9q:19,16p:14,5p:12,1q:10,7p:9,3q:7,6p:7,20q:6,11q:6,4q:6,2p:5,7q:4,12q:4,3p:2,9p:1,11p:1	PTEN:93,8p:87,TP53:81,BRAF:73,MYC:70,16q:61,8q:61,PIK3R1:51,SPOP:49,FOXA1:43,17p:42,APC:40,13:32,7:29,18:28,PIK3CA:21,9q:19,HRAS:19,KMT2D:18,IDH1:18,CTNNB1:18,18q:16,CDK12:15,16p:14,MLL3:13,KDM6A:12,21:12,5p:12,ZMYM3:11,1q:10,7p:9,9:9,MLL2:9,3q:7,6p:7,14:7,20q:6,12:6,8:6,11q:6,3:6,4q:6,2p:5,11:5,20:5,7q:4,12q:4,MED12:4,5:3,3p:2,18p:2,KMT2C:2,2:2,9p:1,11p:1
READ	KRAS:11,PIK3CA:8,PCBP1:3,NRAS:3,CTNNB1:3,BRAF:3,GNAS:2	SRC:30,CTNNB1:5,KRAS:2,GNAS:2,NRAS:1,PIK3CA:1,PCBP1:1	KRAS:4	APC:28,TP53:22,FBXW7:6,TCF7L2:5,ATM:5,AMER1:3,SMAD4:3,ARID1A:3,SOX9:2,PTEN:2,TGIF1:2,FAM123B:1	SMAD2:23,SMAD4:22,FBXW7:13,ARID1A:9,ATM:9,PTEN:8,TGIF1:4,APC:1	TP53:7,APC:5,SMAD4:1,PTEN:1,SMAD2:1	18:26,15:16,14:15,4:12,22:12,21:11,10:7,17:4,5:3,1:2	13:28,7:18,20:17,2:5,16:4,8:3,6:1	17p:21,8p:17,11q:11,1p:11,5q:4,4q:2,18q:2,18p:1,4p:1	8q:15,20q:14,1q:9,12p:7,9p:6,3q:4,7p:4,16q:4,19q:4,16p:2,6p:1,7q:1,2p:1	APC:34,SRC:30,TP53:29,13:28,SMAD4:26,18:26,SMAD2:24,17p:21,FBXW7:19,7:18,KRAS:17,20:17,8p:17,15:16,14:15,8q:15,ATM:14,20q:14,ARID1A:12,4:12,22:12,11q:11,21:11,1p:11,PTEN:11,1q:9,PIK3CA:9,CTNNB1:8,12p:7,10:7,9p:6,TGIF1:6,TCF7L2:5,2:5,5q:4,3q:4,7p:4,16q:4,17:4,16:4,19q:4,PCBP1:4,NRAS:4,GNAS:4,5:3,AMER1:3,8:3,BRAF:3,4q:2,18q:2,1:2,16p:2,SOX9:2,6p:1,FAM123B:1,7q:1,18p:1,2p:1,6:1,4p:1
SARC	MDM2:3,MYC:1	MDM2:25,SDHA:18,MYC:12	SDHA:2,MDM2:1	TP53:13,ATRX:8,RB1:3,PTEN:1	RB1:39,PTEN:22,ATRX:22,TP53:18,CDKN2A:14,JUN:1	TP53:12,RB1:3,ATRX:3,PTEN:1	13:32,10:20,2:14,18:12,14:11,11:9,16:9,12:6	21:11,20:11,19:10,15:10,7:8,5:8,9:6,8:6,17:4	16q:27,8p:26,9p:16,12p:15,3q:15,10q:13,6p:13,4q:13,18q:11,11p:11,6q:11,12q:9,10p:8,2p:8,11q:7,2q:6,1p:2	9q:17,5p:16,3p:14,4p:13,17p:12,19p:12,16p:11,20q:10,7p:10,8q:9,7q:6,5q:3,19q:3	RB1:45,TP53:43,ATRX:33,13:32,MDM2:29,16q:27,8p:26,PTEN:24,10:20,SDHA:20,9q:17,5p:16,9p:16,12p:15,3q:15,3p:14,CDKN2A:14,2:14,10q:13,4p:13,6p:13,MYC:13,4q:13,17p:12,18:12,19p:12,21:11,16p:11,18q:11,20:11,14:11,11p:11,6q:11,19:10,20q:10,15:10,7p:10,11:9,12q:9,8q:9,16:9,7:8,10p:8,2p:8,5:8,11q:7,12:6,9:6,7q:6,2q:6,8:6,17:4,5q:3,19q:3,1p:2,JUN:1
SKCM	TTN:25,BRAF:21,GRIN2A:8,MUC16:7,NRAS:7,KDR:6,COL5A1:6,IDH1:4,MAP2K1:4,PPP6C:3,DNAH5:3,THSD7B:3,RAC1:3,CEP63:2,KRAS:2,PLCB1:2,MAP2K2:2,CTNNB1:2,ERBB4:2,SLC27A5:2,TRRAP:2,KIT:2,KLHDC7A:1,RAF1:1,MDM2:1,SMURF2:1,PRKCB:1,SCAP:1,HNRNPA2B1:1,HRAS:1,SF3B1:1,TBCB:1	TRRAP:22,TBC1D22B:22,HNRNPA2B1:15,RAC1:11,FAM40A:11,NRAS:9,KIT:9,CTNNB1:7,PLCB1:7,BRAF:6,NOMO1:6,CDK4:6,CEP63:6,TBCB:5,MDM2:5,MAP2K1:4,MAP2K2:4,RAF1:4,SCAP:4,KDR:3,GRIN2A:3,PRKCB:3,HRAS:3,KRAS:3,SMURF2:3,GTPBP4:2,SLC27A5:2,PPP6C:2,SEC23B:2,SF3B1:2,TTN:2,COL5A1:2,NSA2:1,ACTC1:1,IDH1:1	BRAF:12,NOMO1:2,TTN:2,NRAS:2,TRRAP:2,DNAH5:1,RAC1:1,GRIN2A:1,KIT:1,TBC1D22B:1	ARID2:7,NF1:7,TP53:5,CDKN2A:2,DDX3X:1,ATXN2:1,NONO:1,RB1:1,BRD7:1,PTEN:1,RQCD1:1	PTEN:24,CDKN2A:19,BRD7:17,NF1:12,DDX3X:10,RB1:8,TP53:6,UBE2V2:5,RQCD1:4,ATXN2:3,ARID2:3,EZH2:1	ARID2:3,PTEN:3,BRD7:2,DDX3X:1,TP53:1,RB1:1	10:25,14:16,9:14,11:14,2:7	7:28,20:14,13:12,8:10,22:8,21:6,18:5,16:5,15:4,12:4,6:2,1:2	6q:26,16q:19,17p:16,8p:16,9p:15,5q:12,4q:7,10q:6,1p:5,11q:5,9q:3,11p:3,10p:2	1q:23,6p:22,8q:15,5p:6,7q:6,20q:5,12p:3,18p:3,16p:3,7p:2,18q:2,20p:1	BRAF:39,TTN:29,PTEN:28,7:28,6q:26,TRRAP:26,10:25,1q:23,TBC1D22B:23,6p:22,CDKN2A:21,BRD7:20,NF1:19,16q:19,NRAS:18,HNRNPA2B1:16,17p:16,14:16,8p:16,RAC1:15,9p:15,8q:15,9:14,11:14,20:14,ARID2:13,TP53:12,DDX3X:12,GRIN2A:12,5q:12,KIT:12,13:12,FAM40A:11,8:10,RB1:10,CTNNB1:9,PLCB1:9,KDR:9,MAP2K1:8,CEP63:8,COL5A1:8,NOMO1:8,22:8,MUC16:7,2:7,4q:7,MAP2K2:6,TBCB:6,5p:6,MDM2:6,7q:6,10q:6,21:6,CDK4:6,RAF1:5,PPP…
STAD	PIK3CA:20,ERBB4:13,KRAS:12,CTNNB1:9,OR4C16:7,MAP2K7:6,ERBB3:4,RHOA:4,ERBB2:4,TRIM49C:4,TGFBR1:3	MYC:69,ERBB2:56,ERBB3:42,PIK3CA:36,KRAS:36,TRIM49L2:32,TGFBR1:27,ERBB4:7,CTNNB1:6,RHOA:5,OR4C16:4,MAP2K7:3	KRAS:5,PIK3CA:4,CTNNB1:3,TRIM49C:2,TRIM49L2:2,RHOA:1,ERBB4:1,ERBB3:1,ERBB2:1	TP53:53,ARID1A:34,KMT2D:23,APC:19,RNF43:17,FBXW7:13,ARID2:11,CNBD1:11,CDH1:11,BCOR:10,RASA1:9,CDKN2A:6,PTEN:5,MLL2:5,SMAD4:4,CASP8:4,SMAD2:3,TOP2A:2	SMAD4:48,SMAD2:47,CDKN2A:36,RASA1:33,PTEN:27,ARID1A:22,TP53:18,APC:17,FBXW7:17,PBRM1:14,CDH1:13,MLL2:10,BCOR:9,BMPR2:9,ARID2:8,RNF43:8,NF1:7,TOP2A:3,CASP8:3	TP53:22,SMAD4:10,APC:6,PBRM1:3,RASA1:3,PTEN:2,CDH1:1,ARID1A:1,BCOR:1,NF1:1,BMPR2:1,ARID2:1	21:63,22:45,4:41,14:36,16:27,18:23,9:18,19:18,17:17,3:17,15:16,5:15	20:69,13:37,8:31,7:27,6:7,2:4	17p:58,1p:36,18q:35,19p:32,5q:31,3p:26,9p:26,6q:25,10q:21,16q:20,4p:14,4q:12,16p:4	8q:31,7p:31,5p:30,1q:28,20q:27,10p:22,3q:16,6p:14,2p:10,2q:4,7q:3,8p:3,20p:3	TP53:93,MYC:69,20:69,21:63,SMAD4:62,ERBB2:61,PIK3CA:60,17p:58,ARID1A:57,KRAS:53,SMAD2:50,ERBB3:47,RASA1:45,22:45,APC:42,CDKN2A:42,4:41,13:37,14:36,1p:36,18q:35,PTEN:34,TRIM49L2:34,19p:32,8q:31,7p:31,8:31,5q:31,FBXW7:30,TGFBR1:30,5p:30,1q:28,7:27,20q:27,16:27,3p:26,9p:26,CDH1:25,RNF43:25,6q:25,KMT2D:23,18:23,10p:22,ERBB4:21,10q:21,ARID2:20,16q:20,BCOR:20,9:18,19:18,CTNNB1:18,PBRM1:17,17:17,3:17,3q…
TGCT	KIT:8,NRAS:3,PIK3CA:2,KRAS:1	KRAS:78,MDM2:59,NRAS:22,KIT:11,PIK3CA:3	KRAS:7,KIT:3,PIK3CA:1	PTMA:5	PTMA:1		13:74,18:73,11:62,5:58,4:55,10:36,16:28,9:27,19:20,22:19,3:13,6:11,2:1	21:63,8:40,7:37,12:30,14:20,17:8,20:7	17p:27,4q:21,20p:17,1p:15,11q:14,10p:11,3p:10,9q:10,6q:9,9p:8,5p:8,10q:6,18q:5,19q:5,16q:5,16p:4,5q:3,3q:3,19p:3,4p:2,18p:1,11p:1	12p:58,1q:25,7p:22,8p:13,2p:11,8q:9,17q:7,7q:3	KRAS:86,13:74,18:73,21:63,11:62,MDM2:59,5:58,12p:58,4:55,8:40,7:37,10:36,12:30,16:28,9:27,17p:27,1q:25,NRAS:25,7p:22,KIT:22,4q:21,14:20,19:20,22:19,20p:17,1p:15,11q:14,8p:13,3:13,10p:11,2p:11,6:11,3p:10,9q:10,6q:9,8q:9,17:8,9p:8,5p:8,20:7,17q:7,PIK3CA:6,10q:6,PTMA:6,18q:5,19q:5,16q:5,16p:4,5q:3,7q:3,3q:3,19p:3,4p:2,18p:1,2:1,11p:1
THCA	BRAF:58,NRAS:9,HRAS:5,EIF1AX:2,AKT1:1	AKT1:2,EIF1AX:1,HRAS:1	BRAF:1	NUP93:1,DNMT3A:1	PTEN:1,NUP93:1,DNMT3A:1	PTEN:1	22:17	5:2,17:2,19:2,20:2,14:1,7:1,12:1,16:1		1q:4,5q:1	BRAF:59,22:17,NRAS:9,HRAS:6,1q:4,EIF1AX:3,AKT1:3,PTEN:2,NUP93:2,5:2,17:2,19:2,20:2,DNMT3A:2,5q:1,14:1,7:1,12:1,16:1
THYM	GTF2I:9,HRAS:6,NRAS:2				TP53:2,CDKN2A:1	TP53:1	6:3,13:2	7:1,8:1,20:1	16q:3,3p:2,17p:2	1q:5,17q:2,3q:1	GTF2I:9,HRAS:6,1q:5,TP53:3,6:3,16q:3,13:2,3p:2,17q:2,NRAS:2,17p:2,7:1,CDKN2A:1,8:1,20:1,3q:1
UVM	GNAQ:21,GNA11:18,SF3B1:9,EIF1AX:4,CYSLTR2:2	MYC:34,CYSLTR2:1,GNA11:1		BAP1:3	BAP1:10	BAP1:3	3:19	8:9,20:5,17:4,21:4,6:3,14:3,7:3,13:2,11:2,2:2,22:1,5:1,12:1,16:1	6q:12,16q:8,1p:8,3q:1	6p:20,8q:16,4p:3,1q:2,7p:1,2p:1,11q:1	MYC:34,GNAQ:21,6p:20,GNA11:19,3:19,BAP1:16,8q:16,6q:12,8:9,SF3B1:9,16q:8,1p:8,20:5,EIF1AX:4,17:4,21:4,6:3,4p:3,CYSLTR2:3,14:3,7:3,13:2,11:2,1q:2,2:2,22:1,7p:1,2p:1,5:1,12:1,16:1,3q:1,11q:1
PANCAN	IDH1:213,PIK3CA:177,CTNNB1:117,KRAS:115,BRAF:112,KEAP1:55,SI:45,NFE2L2:43,GRIN2A:43,FGFR3:36,SPOP:34,HRAS:31,NRAS:30,TTN:25,SF3B1:21,GNAQ:21,ERBB3:20,SMARCA4:20,FOXA1:18,GNA11:18,ERBB2:17,ERCC2:17,GNAS:15,ERBB4:15,RXRA:13,RHOA:13,RHOB:12,KDR:10,KIT:10,IDH2:9,GTF2I:9,OR2G2:8,MTOR:7,EEF1A1:7,MUC16:7,OR4C16:7,SF1:6,SMARCA2:6,GNA13:6,SPTAN1:6,AHR:6,GABRA6:6,RAC1:6,MET:6,APOB:6,COL5A1:6,MAP2K7:6,EIF1A…	MYC:520,PIK3CA:487,KRAS:366,BRAF:280,EGFR:276,NFE2L2:188,ERBB2:153,MET:140,MDM2:124,KEAP1:100,RAD21:98,AHR:86,HRAS:86,NRAS:79,CRIP3:79,FLNA:78,CTNNB1:76,RAC1:76,FGFR3:74,ERBB3:71,HIST2H2BE:59,HIST1H3B:56,MYH9:55,GNA13:50,IDH1:50,MAPK1:48,C3orf70:45,ERCC2:45,CUL1:42,PIK3CG:41,ACTB:38,RHOA:36,CLASP2:35,TRIM49L2:32,SMARCA4:31,CREB3L3:31,SRC:30,GNAS:29,PDGFRA:28,TGFBR1:27,SOS1:25,KDR:25,RXRA:24,FOXA1…	KRAS:66,EGFR:63,PIK3CA:60,NFE2L2:29,BRAF:25,ERBB2:16,FGFR3:12,CTNNB1:10,MET:10,C3orf70:6,SMARCA2:5,HRAS:5,ERBB3:5,PDGFRA:5,GRIN2A:5,KEAP1:5,PIK3CG:5,AHR:4,KIAA0368:4,MYC:4,KIT:4,HIST2H2BE:3,HIST1H3B:3,NRAS:3,CRIP3:3,RAD21:3,FOXA1:3,ERCC2:2,BCLAF1:2,CUL1:2,ACTB:2,SPTAN1:2,RHOA:2,CARD11:2,MYH9:2,RAC1:2,FLNA:2,SMARCA4:2,KDR:2,SDHA:2,NOMO1:2,TTN:2,TRRAP:2,TRIM49C:2,TRIM49L2:2,SF1:1,GNA13:1,RHOB:1,PIM…	TP53:726,KMT2D:168,ARID1A:141,APC:112,CDKN2A:105,ATRX:98,KDM6A:65,FBXW7:62,FAT1:60,PTEN:57,NOTCH1:46,ARID2:45,NF1:45,KMT2C:44,ATM:44,MLL2:40,PIK3R1:37,EP300:33,NSD1:32,CIC:32,STAG2:29,ALB:29,CREBBP:27,CDKN1A:24,RB1:24,SETD2:23,AMER1:20,SMAD4:19,CUL3:19,RNF43:19,RBM10:18,MLL3:18,BAP1:17,ELF3:16,ZFP36L1:15,KMT2A:15,TCF7L2:15,RASA1:14,SOX9:13,CASP8:12,KANSL1:11,KLF5:11,EPHA2:11,ACVR2A:11,KDM5C:11,NI…	CDKN2A:611,PTEN:521,SMAD4:335,RB1:298,TP53:276,ARID1A:257,BAP1:179,PIK3R1:179,RASA1:179,FBXW7:172,KDM6A:134,SMAD2:129,MLL:109,APC:107,SETD2:105,ATM:100,TGFBR2:100,EP300:96,ARID1B:92,CUL3:91,FAT1:88,ARID2:88,PSIP1:83,BRD7:83,CREBBP:78,MLL2:73,ATRX:70,PBRM1:70,NF1:69,NSD1:68,CHD1:65,NCOR1:63,HLA-A:62,VHL:61,FUBP1:56,STK11:53,MAX:49,STAG2:46,CHD8:46,TSC1:44,CHD3:43,NOTCH1:42,CASP8:40,RBL2:39,CDKN2C:…	TP53:300,PTEN:89,PBRM1:56,RB1:55,VHL:54,APC:48,SMAD4:32,ARID1A:24,SETD2:24,NF1:23,FUBP1:22,NSD1:20,BAP1:19,FAT1:18,STK11:16,KDM6A:15,CIC:15,ATM:14,RASA1:14,ARID2:13,AXIN1:13,ATRX:12,NCOR1:11,CREBBP:10,FBXW7:10,EP300:9,PSIP1:8,STAG2:8,MLL:8,NF2:8,MLL3:7,TSC1:7,KMT2D:7,MLL2:7,BRD7:7,KMT2C:6,NOTCH1:6,GPS2:5,KMT2A:5,TSC2:5,RBM10:4,CYLD:4,TGFBR2:4,CDKN2A:3,ASXL2:3,ACVR2A:3,SMAD2:3,AJUBA:3,CUL3:3,CMTR2…	13:543,21:469,18:436,14:423,10:423,22:419,4:412,15:345,9:344,11:228,6:142,16:134,3:110,5:88,17:80,19:77,2:75,1:63,12:6,8:2	7:705,20:585,8:246,12:234,16:180,21:168,13:158,17:157,5:145,19:132,2:111,22:104,3:86,14:84,9:45,1:39,6:32,15:27,11:23,18:15,4:14	8p:764,17p:729,3p:556,5q:493,1p:467,6q:408,9p:387,18q:339,16q:338,10q:245,19p:217,4q:214,4p:195,11p:190,11q:169,19q:103,9q:96,10p:93,6p:70,3q:46,16p:43,2q:36,20p:25,18p:24,12p:15,2p:11,12q:9,5p:8,1q:1	8q:649,1q:551,5p:511,3q:368,7p:270,12p:253,17q:232,20q:225,6p:193,2p:176,18p:163,19q:135,7q:106,16p:101,10p:100,20p:90,9q:81,19p:44,12q:35,11q:34,3p:24,2q:23,4p:21,8p:17,17p:16,5q:12,9p:12,4q:8,16q:8,18q:3,11p:3,1p:1	TP53:1302,8p:781,17p:745,PIK3CA:724,CDKN2A:719,7:705,13:701,PTEN:667,8q:649,21:637,20:585,3p:580,1q:552,KRAS:547,MYC:528,22:523,5p:519,14:507,5q:505,1p:468,18:451,4:426,10:423,ARID1A:422,BRAF:417,3q:414,6q:408,9p:399,9:389,SMAD4:386,RB1:377,15:372,16q:346,EGFR:344,18q:342,16:314,7p:270,12p:268,APC:267,IDH1:264,6p:263,19p:261,NFE2L2:260,11:251,8:248,10q:245,FBXW7:244,12:240,19q:238,17:237,5:233,17…
