## Additional file 2 for "Novel Driver Strength Index highlights important cancer genes in TCGA PanCanAtlas patients": 2021_8_16_14_9_distribution_events_detailed_females_genes_DSI.tsv

SNA-based oncogenic events	CNA-based oncogenic events	Mixed oncogenic events	SNA-based tumor suppressor events	CNA-based tumor suppressor events	Mixed tumor suppressor events	Driver chromosome losses	Driver chromosome gains	Driver arm losses	Driver arm gains	Driver events of all classes
BRAF:0.97621	PIK3CA:0.39392	PIK3CA:0.11949	TP53:0.75050	RB1:0.46631	TP53:0.25566	22:0.75257	20:0.51474	17p:0.74668	1q:0.82178	TP53:1.26000
PIK3CA:0.47580	MYC:0.37975	KRAS:0.04930	PTEN:0.36147	PTEN:0.40017	PTEN:0.06162	13:0.47807	7:0.44573	8p:0.68831	8q:0.54083	BRAF:1.12522
IDH1:0.22911	ERBB2:0.32939	ERBB2:0.03637	ARID1A:0.32629	CDKN2A:0.38220	RB1:0.04592	14:0.45251	8:0.25422	16q:0.50447	5p:0.51228	PIK3CA:0.98922
NRAS:0.19434	KRAS:0.26944	EGFR:0.03571	KMT2C:0.26523	EP300:0.28345	VHL:0.04192	15:0.40737	5:0.15439	5q:0.48760	3q:0.38501	PTEN:0.82326
KRAS:0.17633	EGFR:0.15560	NFE2L2:0.02705	FAT1:0.19102	TP53:0.25384	PBRM1:0.03248	4:0.38943	21:0.14092	6q:0.43055	17q:0.26790	1q:0.82244
CTNNB1:0.16781	BRAF:0.14306	C3orf70:0.02505	FBXW7:0.18030	BAP1:0.24662	CDH1:0.03036	9:0.29750	12:0.13101	3p:0.39313	16p:0.25583	22:0.78654
CHD4:0.12344	SOX17:0.14290	RHOA:0.02500	EP300:0.16716	ARID1A:0.23296	CREBBP:0.02754	18:0.29292	2:0.11129	1p:0.35924	6p:0.25516	17p:0.75765
POLE:0.11164	AHR:0.12684	AHR:0.02035	PIK3R1:0.15786	ATM:0.19750	BAP1:0.02527	10:0.25848	3:0.09431	9p:0.32297	10p:0.24435	8p:0.68965
HRAS:0.11068	CHD4:0.12598	MYC:0.01754	ATM:0.14777	NCOR1:0.19450	APC:0.02523	11:0.23103	19:0.08636	19p:0.28817	19q:0.24210	RB1:0.64911
TAF1:0.10494	MDM2:0.11353	ERCC2:0.01663	KMT2D:0.14686	FAT1:0.18071	SMAD4:0.02519	21:0.21864	16:0.08425	18q:0.27014	2p:0.23862	ARID1A:0.57136
PPP2R1A:0.10419	NFE2L2:0.11204	PPP2R1A:0.01583	CTCF:0.14633	SMAD4:0.17537	FBXW7:0.02423	16:0.16012	13:0.08197	11p:0.24746	20q:0.22971	13:0.56005
FGFR2:0.09458	AKT1:0.11045	MET:0.01326	ATRX:0.14189	FBXW7:0.16033	ATRX:0.02218	17:0.13456	17:0.07046	10q:0.24248	12p:0.18079	8q:0.54083
DICER1:0.08047	NRAS:0.10472	CTNNB1:0.01287	RB1:0.13688	PIK3R1:0.15496	ATM:0.02085	6:0.12615	1:0.06830	4p:0.17672	7p:0.17865	20:0.51474
ATR:0.07913	HIST2H2BE:0.10227	CHD4:0.01162	KMT2B:0.13428	CBFB:0.15151	MLL:0.01837	2:0.10379	6:0.05455	4q:0.17368	18p:0.16411	5p:0.51228
NFE2L2:0.07497	ERBB3:0.09289	FGFR2:0.00805	ZFHX3:0.13092	CREBBP:0.14226	KMT2A:0.01779	3:0.06979	10:0.04777	11q:0.16073	7q:0.08998	16q:0.50935
ERBB2:0.06876	ERCC2:0.09193	ERBB3:0.00615	BCOR:0.12588	MLL:0.13639	FAT1:0.01314	1:0.03955	22:0.03396	9q:0.14580	20p:0.08330	5q:0.49546
SPOP:0.06273	C3orf70:0.09118	BRAF:0.00596	ARHGAP35:0.11537	APC:0.11487	CIC:0.01298	19:0.03262	9:0.03195	2q:0.10070	9q:0.04603	KRAS:0.49507
AKT1:0.05391	HIST1H3B:0.08807	RHOB:0.00588	MAP3K1:0.11129	NF1:0.10699	CNOT1:0.01282	5:0.01436	14:0.02265	19q:0.06951	3p:0.03539	14:0.47517
GTF2I:0.05336	GNA13:0.08344	SOX17:0.00456	CHD3:0.10692	PSIP1:0.10280	FUBP1:0.01245	8:0.00683	15:0.01846	16p:0.05232	11q:0.02907	EP300:0.45693
SOS1:0.05286	FOXA1:0.08294	AKT1:0.00432	SCAF4:0.10667	MLL3:0.10002	STK11:0.01243	12:0.00642	11:0.01620	10p:0.04875	2q:0.02804	CDKN2A:0.44602
ACVR1:0.03788	FGFR2:0.07283	GNAQ:0.00423	KANSL1:0.10378	MLL2:0.09889	ARID1A:0.01210		4:0.01281	18p:0.04384	19p:0.02494	7:0.44573
FGFR3:0.03576	FGFR3:0.07229	KDR:0.00337	ZMYM2:0.10086	ARID2:0.09760	PSIP1:0.01190		18:0.01156	3q:0.03238	4p:0.01923	6q:0.44018
GNA11:0.03351	MYCN:0.07223	SMARCA4:0.00333	PBRM1:0.09668	CTNND1:0.09165	NF1:0.01145			2p:0.02601	12q:0.01817	ERBB2:0.43451
KEAP1:0.03229	MET:0.06869	PDGFRA:0.00301	INPPL1:0.08970	CHD1:0.09131	KMT2C:0.00961			6p:0.02496	17p:0.01097	3p:0.42852
GNAQ:0.03173	U2AF1:0.06495	HRAS:0.00291	CTNND1:0.08922	CASP8:0.08956	MLL3:0.00961			17q:0.01904	6q:0.00963	15:0.42583
SF3B1:0.03059	PIK3R2:0.06480	SPOP:0.00267	CUX1:0.08819	MAP3K1:0.08855	SETD2:0.00892			12p:0.01663	5q:0.00786	3q:0.41739
EIF1AX:0.03048	SF3B1:0.06265	CARD11:0.00233	SIN3A:0.08617	KIAA1267:0.08747	MAP2K4:0.00838			7p:0.01469	9p:0.00616	MYC:0.41704
ERBB3:0.02897	ACTB:0.06167	GRIN2A:0.00221	MSH6:0.08225	CTCF:0.08709	KDM6A:0.00836			12q:0.00361	16q:0.00487	4:0.40223
CCND1:0.02747	PPP2R1A:0.06109	SOS1:0.00209	MLL3:0.07498	PBRM1:0.08402	CBFB:0.00827			20p:0.00108	10q:0.00351	FAT1:0.38488
GRIN2A:0.02500	CUL1:0.05741	ERBB4:0.00173	PDS5B:0.07356	RBL2:0.07781	NCOR1:0.00756			1q:0.00066	1p:0.00148	ATM:0.36612
RHOB:0.02292	RHOB:0.05615	MYCN:0.00172	APC:0.07234	SETD2:0.07516	DYRK1A:0.00696				4q:0.00136	FBXW7:0.36485
ERCC2:0.02161	ATR:0.05550	KEAP1:0.00171	ATF7IP:0.07127	BRCA1:0.07437	EP300:0.00632				8p:0.00133	1p:0.36072
PIK3R2:0.01985	CTNNB1:0.05549	HIST1H3B:0.00164	KDM6A:0.06602	CDH1:0.07413	TGFBR2:0.00498				18q:0.00083	21:0.35956
MYC:0.01975	SOS1:0.05544	PIK3CG:0.00148	CDKN2A:0.05906	SMAD2:0.07301	MEN1:0.00493				11p:0.00066	9:0.32945
RHOA:0.01975	RAD21:0.04896	IDH1:0.00146	GATA3:0.05162	TGFBR2:0.07005	CDKN2A:0.00476					9p:0.32913
GAR1:0.01905	GAR1:0.04397	TAF1:0.00143	MLL2:0.04998	RASA1:0.06994	PIK3R1:0.00465					PIK3R1:0.31747
SMARCA4:0.01786	KIAA0368:0.04128	ITGB1:0.00142	MAX:0.04401	VHL:0.06863	CUL3:0.00412					19p:0.31312
RRAS2:0.01701	RXRA:0.03880	U2AF1:0.00142	FOXA2:0.04242	CNOT1:0.06682	KMT2D:0.00405					19q:0.31161
FOXA1:0.01654	POLE:0.03853	ATR:0.00118	STAG2:0.04214	STK11:0.06673	MLL2:0.00405					16p:0.30815
MYCN:0.01648	CRIP3:0.03762	RRAS2:0.00083	NF1:0.03714	MAP2K4:0.06457	CASP8:0.00395					10:0.30625
SI:0.01540	PIK3CG:0.03635	TBC1D22B:0.00081	ARID2:0.03594	MAX:0.06295	CMTR2:0.00384					18:0.30448
SPTAN1:0.01454	HRAS:0.02985	RAC1:0.00079	NOTCH1:0.03234	TSC1:0.06264	FTSJD1:0.00384					NRAS:0.29906
BCLAF1:0.01347	RRAS2:0.02894	KIT:0.00079	CIC:0.03010	RBM5:0.06195	LATS1:0.00371					10p:0.29311
ZEB2:0.01272	KEAP1:0.02883	MYD88:0.00076	DIAPH2:0.02918	ARHGAP35:0.05996	NOTCH1:0.00356					17q:0.28693
TTN:0.01261	GNAS:0.02618	GNA13:0.00067	CASP8:0.02551	PDS5B:0.05580	NSD1:0.00333					BAP1:0.28614
SOX17:0.01242	FLNA:0.02455	TMSB4X:0.00066	SMAD4:0.01854	ZFP36L1:0.05287	BRCA1:0.00311					6p:0.28012
CLASP2:0.01190	MAPK1:0.02391	CYSLTR2:0.00065	RBM10:0.01769	CHD3:0.05145	AXIN1:0.00296					KMT2C:0.27484
GNAS:0.01121	IDH1:0.02386	TTN:0.00062	CDH1:0.01743	SIN3A:0.05113	MGA:0.00295					18q:0.27097
MTOR:0.00975	RHOA:0.02319	PIM1:0.00060	SETD2:0.01739	ARID1B:0.04754	ARID2:0.00291					2p:0.26463
KDR:0.00889	DICER1:0.02272	KRT15:0.00060	ACVR2A:0.01703	ATRX:0.04715	CTNND1:0.00284					8:0.26105
IDH2:0.00823	CLASP2:0.02199	APOB:0.00060	EPHA2:0.01651	KDM6A:0.04546	NF2:0.00255					CHD4:0.26104
CUL1:0.00722	SRC:0.02091	SLC27A5:0.00060	ZFP36L1:0.01627	STAG2:0.04502	MAP3K1:0.00230					IDH1:0.25443
PCBP1:0.00596	APOB:0.01961	PCBP1:0.00058	BAP1:0.01425	FUBP1:0.04340	RBM10:0.00221					11p:0.24812
ERBB4:0.00590	SDHA:0.01844	TRIM49C:0.00055	SOX9:0.01385	NSD1:0.03843	ACVR2A:0.00192					11:0.24723
MDM2:0.00588	CCND1:0.01815	TRIM49L2:0.00055	DDX3X:0.01368	LATS1:0.03816	ARHGAP35:0.00189					10q:0.24599
EGFR:0.00573	RAC1:0.01805	POLE:0.00055	NCOR1:0.01298	BCOR:0.03664	CTCF:0.00174					16:0.24437
EPAS1:0.00566	TAF1:0.01770	SF3B1:0.00051	TCF7L2:0.01259	ASXL2:0.03194	STAG2:0.00164					CTNNB1:0.23618
PTPN11:0.00490	ACVR1:0.01684	IGLL5:0.00051	B2M:0.01248	CUL3:0.03069	CYLD:0.00154					CTCF:0.23515
MYD88:0.00483	MYH9:0.01676	FLNA:0.00051	VHL:0.01130	CDKN2C:0.03038	USP9X:0.00152					20q:0.22971
TMSB4X:0.00478	SMARCA2:0.01659		AMER1:0.00991	CSDE1:0.02801	SMAD2:0.00133					SMAD4:0.21910
OR2G2:0.00473	KDR:0.01607		NUP93:0.00980	BRD7:0.02756	BRD7:0.00131					2:0.21508
MAPK1:0.00462	TRIM49L2:0.01585		RNF43:0.00951	CDKN1B:0.02745	TSC2:0.00083					NCOR1:0.21504
U2AF1:0.00441	ZEB2:0.01542		ASXL2:0.00914	CUX1:0.02562	ZFP36L1:0.00076					NFE2L2:0.21405
APOB:0.00415	SMARCA4:0.01408		CREBBP:0.00896	ZMYM2:0.02548	BMPR2:0.00071					PBRM1:0.21318
EEF1A1:0.00412	CREB3L3:0.01377		HLA-B:0.00883	ZFHX3:0.02516	DDX3X:0.00065					APC:0.21244
GABRA6:0.00344	GRIN2A:0.01336		TBX3:0.00788	TOP2A:0.02341	AJUBA:0.00065					ATRX:0.21121
MAP2K7:0.00326	SPOP:0.01052		MAP2K4:0.00781	DDX3X:0.02313	TSC1:0.00060					18p:0.20795
DNAH5:0.00295	PDGFRA:0.00865		HNF1A:0.00747	DIAPH2:0.02247	TCF12:0.00060					17:0.20502
OR4C16:0.00276	TGFBR1:0.00742		ELF3:0.00740	AXIN1:0.02137	BCOR:0.00060					MAP3K1:0.20213
LATS2:0.00269	TBC1D22B:0.00698		KMT2A:0.00736	NHLRC1:0.02105	AMER1:0.00051					12p:0.19742
ZBTB7B:0.00226	EEF1A1:0.00680		THRAP3:0.00643	TSC2:0.02093	FAM123B:0.00051					EGFR:0.19704
KIAA0368:0.00215	TRRAP:0.00552		DNMT3A:0.00640	ATF7IP:0.02082						4p:0.19595
FLNA:0.00205	LZTR1:0.00506		BRCA1:0.00622	CDK12:0.02079						7p:0.19334
MUC16:0.00196	PCBP1:0.00456		CUL3:0.00597	TBX3:0.02070						9q:0.19184
RAC1:0.00159	TBCB:0.00427		CNOT1:0.00588	NOTCH1:0.02028						11q:0.18979
C3orf70:0.00150	ERBB4:0.00398		MLL:0.00588	CHD8:0.02020						MLL3:0.18460
RXRA:0.00150	KRT15:0.00374		TSC1:0.00553	DYRK1A:0.01992						CTNND1:0.18371
PIM1:0.00148	BCLAF1:0.00353		STK11:0.00544	KLF5:0.01832						PPP2R1A:0.18111
LZTR1:0.00146	CARD11:0.00345		MGA:0.00542	CDKN1A:0.01820						6:0.18069
KIT:0.00146	SI:0.00342		CUL4B:0.00538	SCAF4:0.01771						CREBBP:0.17876
THSD7B:0.00143	OR4C16:0.00333		NSD1:0.00536	USP9X:0.01766						ARHGAP35:0.17722
MYH9:0.00136	PIM1:0.00293		ZBTB20:0.00536	THRAP3:0.01750						FGFR2:0.17546
CD79B:0.00127	HNRNPA2B1:0.00285		RASA1:0.00509	HLA-A:0.01398						4q:0.17504
MAP2K1:0.00126	MYD88:0.00284		CDKN1A:0.00437	HLA-B:0.01395						5:0.16875
PDGFRA:0.00126	CD79B:0.00265		RPS6KA3:0.00429	HIF1A:0.01347						AKT1:0.16868
PRKCB:0.00120	ZBTB7B:0.00251		PSIP1:0.00388	RBM10:0.01342						3:0.16410
RET:0.00108	SEC23B:0.00236		CDKN1B:0.00377	MLL4:0.01269						CBFB:0.16320
TGFBR1:0.00106	CDK4:0.00226		KIAA1267:0.00367	RNF43:0.01252						BCOR:0.16312
HIST1H3B:0.00083	FAM40A:0.00221		NIPBL:0.00363	DNMT3A:0.01241						MLL:0.16064
KRT15:0.00083	ITGB1:0.00209		CBFB:0.00343	KIF5B:0.01232						SOX17:0.15987
GTPBP4:0.00081	PTPN11:0.00199		LATS1:0.00332	GPS2:0.01186						CHD3:0.15838
SLC27A5:0.00081	SPTAN1:0.00192		ALB:0.00327	WAC:0.01147						ZFHX3:0.15608
CRIP3:0.00071	GABRA6:0.00188		KLF5:0.00302	MGA:0.00960						NF1:0.15558
KLHDC7A:0.00071	SLC27A5:0.00182		SMAD2:0.00291	NF2:0.00814						MLL2:0.15293
TRIM49C:0.00071	TMSB4X:0.00182		CNBD1:0.00288	INPPL1:0.00777						KMT2D:0.15092
GLT8D2:0.00066	GLT8D2:0.00172		USP9X:0.00278	ACVR2A:0.00700						POLE:0.15072
CARD11:0.00065	NOMO1:0.00164		TGFBR2:0.00270	TCF12:0.00611						AHR:0.14719
MET:0.00065	ATG7:0.00154		DYRK1A:0.00237	CIC:0.00603						HRAS:0.14344
FAM40A:0.00065	CRHBP:0.00149		FAM123B:0.00229	CUL4B:0.00602						12:0.13743
MAP2K2:0.00065	ACTC1:0.00145		PRKAR1A:0.00203	TGIF1:0.00586						SIN3A:0.13731
PIK3CG:0.00062	KIT:0.00145		CMTR2:0.00203	MSH6:0.00552						ARID2:0.13644
PLCB1:0.00062	GTPBP4:0.00138		MAP3K4:0.00190	ZNF133:0.00530						ATR:0.13580
RAD21:0.00060	GNA11:0.00131		HIF1A:0.00189	ELF3:0.00516						KMT2B:0.13428
COL5A1:0.00060	MAP2K2:0.00120		BTG2:0.00186	RFC1:0.00501						ERCC2:0.13017
ACTB:0.00055	SF1:0.00119		MLL4:0.00185	EPHA2:0.00482						PDS5B:0.12936
SF1:0.00055	MAP2K1:0.00117		HLA-A:0.00184	TCEB1:0.00401						2q:0.12873
	MAP2K7:0.00106		KDM5C:0.00154	MMP3:0.00396						ERBB3:0.12802
	LATS2:0.00076		NF2:0.00154	FTSJD1:0.00394						ZMYM2:0.12634
	IDH2:0.00071		NKX2-1:0.00150	CYLD:0.00373						SCAF4:0.12439
	AKT2:0.00066		ARID1B:0.00149	RPS6KA3:0.00356						TAF1:0.12408
	NSA2:0.00066		TGIF1:0.00149	JUN:0.00290						CDH1:0.12192
	GTF2I:0.00066		FTSJD1:0.00148	PCF11:0.00286						VHL:0.12185
	RAF1:0.00065		CD70:0.00146	PRKAR1A:0.00283						KDM6A:0.11985
	PLCB1:0.00065		AJUBA:0.00146	MAP3K4:0.00279						MDM2:0.11942
	CEP63:0.00062		MEN1:0.00142	ATXN2:0.00275						CASP8:0.11902
	SCAP:0.00062		RFC1:0.00141	ARAF:0.00251						19:0.11898
	PRKCB:0.00060		FUBP1:0.00108	NIPBL:0.00212						PSIP1:0.11859
	CYSLTR2:0.00058		NCOA6:0.00106	HIST1H1E:0.00191						C3orf70:0.11773
	TNFAIP3:0.00051		NUP133:0.00083	MEN1:0.00187						CUX1:0.11381
			CHD8:0.00081	FAM123B:0.00175						SOS1:0.11038
			MMP3:0.00081	GATA3:0.00143						FGFR3:0.10805
			EZH2:0.00076	UBE2V2:0.00126						1:0.10785
			ARAF:0.00067	B2M:0.00108						MAX:0.10696
			CHD1:0.00066	PRKACA:0.00106						KANSL1:0.10378
			TCF12:0.00065	BMPR2:0.00106						DICER1:0.10319
			NONO:0.00062	GALNT2:0.00082						HIST2H2BE:0.10227
			GALNT2:0.00060	NUP133:0.00081						SETD2:0.10147
			CYLD:0.00058	ZBTB20:0.00079						FOXA1:0.09948
			HIST1H1E:0.00058	TCF7L2:0.00076						INPPL1:0.09747
				PLCB4:0.00066						SF3B1:0.09375
				PRIM2:0.00066						ATF7IP:0.09209
				PTCH1:0.00062						CHD1:0.09197
				AJUBA:0.00062						KIAA1267:0.09114
				CSNK2A1:0.00051						HIST1H3B:0.09055
										MYCN:0.09043
										7q:0.08998
										STAG2:0.08880
										MSH6:0.08777
										CNOT1:0.08553
										RHOB:0.08495
										PIK3R2:0.08465
										STK11:0.08460
										20p:0.08437
										GNA13:0.08411
										BRCA1:0.08370
										MET:0.08260
										MAP2K4:0.08076
										RBL2:0.07781
										TGFBR2:0.07772
										SMAD2:0.07725
										SPOP:0.07592
										RASA1:0.07503
										U2AF1:0.07078
										ZFP36L1:0.06990
										TSC1:0.06876
										RHOA:0.06793
										CUL1:0.06463
										GAR1:0.06301
										KEAP1:0.06283
										ACTB:0.06222
										RBM5:0.06195
										FUBP1:0.05692
										NOTCH1:0.05618
										ACVR1:0.05472
										GTF2I:0.05402
										GATA3:0.05305
										DIAPH2:0.05165
										RAD21:0.04956
										CIC:0.04912
										ARID1B:0.04903
										NSD1:0.04712
										RRAS2:0.04678
										CCND1:0.04562
										LATS1:0.04519
										KIAA0368:0.04343
										FOXA2:0.04242
										ASXL2:0.04108
										CUL3:0.04077
										GRIN2A:0.04057
										RXRA:0.04030
										PIK3CG:0.03845
										CRIP3:0.03833
										DDX3X:0.03746
										GNAS:0.03739
										GNAQ:0.03596
										SMARCA4:0.03527
										GNA11:0.03482
										CLASP2:0.03389
										RBM10:0.03333
										CDKN1B:0.03121
										EIF1AX:0.03048
										CDKN2C:0.03038
										DYRK1A:0.02924
										BRD7:0.02886
										TBX3:0.02859
										MAPK1:0.02853
										KDR:0.02833
										ZEB2:0.02815
										CSDE1:0.02801
										FLNA:0.02710
										ACVR2A:0.02594
										KMT2A:0.02514
										APOB:0.02435
										AXIN1:0.02433
										THRAP3:0.02393
										TOP2A:0.02341
										HLA-B:0.02278
										CDKN1A:0.02257
										RNF43:0.02203
										USP9X:0.02196
										12q:0.02178
										TSC2:0.02176
										KLF5:0.02134
										EPHA2:0.02133
										NHLRC1:0.02105
										CHD8:0.02101
										SRC:0.02091
										CDK12:0.02079
										RAC1:0.02043
										SI:0.01882
										DNMT3A:0.01881
										SDHA:0.01844
										MYH9:0.01812
										MGA:0.01797
										BCLAF1:0.01700
										SMARCA2:0.01659
										SPTAN1:0.01646
										TRIM49L2:0.01640
										HLA-A:0.01581
										HIF1A:0.01536
										MLL4:0.01455
										SOX9:0.01385
										CREB3L3:0.01377
										B2M:0.01356
										TCF7L2:0.01335
										TTN:0.01323
										PDGFRA:0.01292
										ELF3:0.01255
										KIF5B:0.01232
										NF2:0.01223
										GPS2:0.01186
										ERBB4:0.01161
										WAC:0.01147
										CUL4B:0.01139
										PCBP1:0.01110
										EEF1A1:0.01092
										AMER1:0.01041
										NUP93:0.00980
										MTOR:0.00975
										FTSJD1:0.00925
										IDH2:0.00895
										TGFBR1:0.00848
										MYD88:0.00843
										MEN1:0.00822
										RPS6KA3:0.00786
										TBC1D22B:0.00779
										HNF1A:0.00747
										TGIF1:0.00735
										TCF12:0.00735
										TMSB4X:0.00726
										PTPN11:0.00689
										LZTR1:0.00651
										RFC1:0.00643
										CARD11:0.00642
										ZBTB20:0.00614
										OR4C16:0.00610
										CMTR2:0.00586
										CYLD:0.00585
										NIPBL:0.00575
										EPAS1:0.00566
										TRRAP:0.00552
										GABRA6:0.00533
										ZNF133:0.00530
										KRT15:0.00516
										PIM1:0.00500
										PRKAR1A:0.00486
										MMP3:0.00477
										ZBTB7B:0.00477
										OR2G2:0.00473
										MAP3K4:0.00469
										FAM123B:0.00455
										MAP2K7:0.00432
										TBCB:0.00427
										TCEB1:0.00401
										CD79B:0.00392
										KIT:0.00370
										ITGB1:0.00352
										LATS2:0.00345
										ALB:0.00327
										SLC27A5:0.00322
										ARAF:0.00317
										DNAH5:0.00295
										JUN:0.00290
										CNBD1:0.00288
										PCF11:0.00286
										FAM40A:0.00285
										HNRNPA2B1:0.00285
										ATXN2:0.00275
										AJUBA:0.00273
										HIST1H1E:0.00249
										MAP2K1:0.00243
										GLT8D2:0.00238
										SEC23B:0.00236
										CDK4:0.00226
										GTPBP4:0.00219
										MUC16:0.00196
										BTG2:0.00186
										MAP2K2:0.00185
										PRKCB:0.00179
										BMPR2:0.00177
										SF1:0.00174
										NOMO1:0.00164
										NUP133:0.00164
										ATG7:0.00154
										KDM5C:0.00154
										NKX2-1:0.00150
										CRHBP:0.00149
										CD70:0.00146
										ACTC1:0.00145
										THSD7B:0.00143
										GALNT2:0.00141
										UBE2V2:0.00126
										PLCB1:0.00126
										TRIM49C:0.00126
										CYSLTR2:0.00123
										RET:0.00108
										NCOA6:0.00106
										PRKACA:0.00106
										EZH2:0.00076
										KLHDC7A:0.00071
										AKT2:0.00066
										PLCB4:0.00066
										PRIM2:0.00066
										NSA2:0.00066
										RAF1:0.00065
										PTCH1:0.00062
										NONO:0.00062
										CEP63:0.00062
										SCAP:0.00062
										COL5A1:0.00060
										TNFAIP3:0.00051
										CSNK2A1:0.00051
										IGLL5:0.00051
