## Additional file 2 for "Novel Driver Strength Index highlights important cancer genes in TCGA PanCanAtlas patients": 2021_8_16_14_9_distribution_events_detailed_females_genes_DSI_top.tsv

7157	TP53	1.26000
673	BRAF	1.12522
5290	PIK3CA	0.98922
5728	PTEN	0.82326
	1q	0.82244
	22	0.78654
	17p	0.75765
	8p	0.68965
5925	RB1	0.64911
8289	ARID1A	0.57136
	13	0.56005
	8q	0.54083
	20	0.51474
	5p	0.51228
	16q	0.50935
	5q	0.49546
3845	KRAS	0.49507
	14	0.47517
2033	EP300	0.45693
1029	CDKN2A	0.44602
	7	0.44573
	6q	0.44018
2064	ERBB2	0.43451
	3p	0.42852
	15	0.42583
	3q	0.41739
4609	MYC	0.41704
	4	0.40223
2195	FAT1	0.38488
472	ATM	0.36612
55294	FBXW7	0.36485
	1p	0.36072
	21	0.35956
	9	0.32945
	9p	0.32913
5295	PIK3R1	0.31747
	19p	0.31312
	19q	0.31161
	16p	0.30815
	10	0.30625
	18	0.30448
4893	NRAS	0.29906
	10p	0.29311
	17q	0.28693
9223	BAP1	0.28614
	6p	0.28012
58508	KMT2C	0.27484
	18q	0.27097
	2p	0.26463
	8	0.26105
1108	CHD4	0.26104
3417	IDH1	0.25443
	11p	0.24812
	11	0.24723
	10q	0.24599
	16	0.24437
1499	CTNNB1	0.23618
10664	CTCF	0.23515
	20q	0.22971
4089	SMAD4	0.21910
	2	0.21508
9611	NCOR1	0.21504
4780	NFE2L2	0.21405
55193	PBRM1	0.21318
5624	APC	0.21244
546	ATRX	0.21121
	18p	0.20795
	17	0.20502
4214	MAP3K1	0.20213
	12p	0.19742
1956	EGFR	0.19704
	4p	0.19595
	7p	0.19334
	9q	0.19184
	11q	0.18979
58508	MLL3	0.18460
100528016	CTNND1	0.18371
5518	PPP2R1A	0.18111
	6	0.18069
1387	CREBBP	0.17876
2909	ARHGAP35	0.17722
2263	FGFR2	0.17546
	4q	0.17504
	5	0.16875
207	AKT1	0.16868
	3	0.16410
865	CBFB	0.16320
54880	BCOR	0.16312
4297	MLL	0.16064
64321	SOX17	0.15987
1107	CHD3	0.15838
463	ZFHX3	0.15608
4763	NF1	0.15558
9757	MLL2	0.15293
8085	KMT2D	0.15092
5426	POLE	0.15072
196	AHR	0.14719
3265	HRAS	0.14344
	12	0.13743
25942	SIN3A	0.13731
196528	ARID2	0.13644
390502	ATR	0.13580
9757	KMT2B	0.13428
2068	ERCC2	0.13017
23047	PDS5B	0.12936
	2q	0.12873
2065	ERBB3	0.12802
7750	ZMYM2	0.12634
57466	SCAF4	0.12439
6872	TAF1	0.12408
51343	CDH1	0.12192
7428	VHL	0.12185
7403	KDM6A	0.11985
4193	MDM2	0.11942
841	CASP8	0.11902
	19	0.11898
11168	PSIP1	0.11859
285382	C3orf70	0.11773
1523	CUX1	0.11381
6654	SOS1	0.11038
2261	FGFR3	0.10805
	1	0.10785
4149	MAX	0.10696
284058	KANSL1	0.10378
23405	DICER1	0.10319
8349	HIST2H2BE	0.10227
29072	SETD2	0.10147
3169	FOXA1	0.09948
3636	INPPL1	0.09747
23451	SF3B1	0.09375
55729	ATF7IP	0.09209
1105	CHD1	0.09197
284058	KIAA1267	0.09114
8358	HIST1H3B	0.09055
4613	MYCN	0.09043
	7q	0.08998
10735	STAG2	0.08880
2956	MSH6	0.08777
23019	CNOT1	0.08553
388	RHOB	0.08495
5296	PIK3R2	0.08465
6794	STK11	0.08460
	20p	0.08437
10672	GNA13	0.08411
672	BRCA1	0.08370
8731	MET	0.08260
6416	MAP2K4	0.08076
5934	RBL2	0.07781
7048	TGFBR2	0.07772
4087	SMAD2	0.07725
8405	SPOP	0.07592
8831	RASA1	0.07503
7307	U2AF1	0.07078
677	ZFP36L1	0.06990
7248	TSC1	0.06876
387	RHOA	0.06793
8454	CUL1	0.06463
54433	GAR1	0.06301
9817	KEAP1	0.06283
728378	ACTB	0.06222
10181	RBM5	0.06195
8880	FUBP1	0.05692
4851	NOTCH1	0.05618
90	ACVR1	0.05472
100093631	GTF2I	0.05402
2625	GATA3	0.05305
1730	DIAPH2	0.05165
