## Additional file 2 for "Novel Driver Strength Index highlights important cancer genes in TCGA PanCanAtlas patients": 2021_8_16_14_9_distribution_events_detailed_females_genes_NDSI.tsv

SNA-based oncogenic events	CNA-based oncogenic events	Mixed oncogenic events	SNA-based tumor suppressor events	CNA-based tumor suppressor events	Mixed tumor suppressor events	Driver chromosome losses	Driver chromosome gains	Driver arm losses	Driver arm gains	Driver events of all classes
BRAF:0.64891	SDHA:0.10372	EGFR:0.08297	ATRX:0.20822	CSDE1:0.27767	PBRM1:0.15900	3:0.08975	17:0.14024	12p:0.15109	19p:0.11372	GTF2I:0.58321
GTF2I:0.64004	SMARCA4:0.09047	KRAS:0.06671	SETD2:0.14314	VHL:0.20764	VHL:0.15884	12:0.08072	11:0.09911	19q:0.12119	4p:0.10189	CSDE1:0.27767
GNAQ:0.26255	PDGFRA:0.08222	PIK3CA:0.05951	CIC:0.13324	FUBP1:0.14331	FUBP1:0.15870	1:0.07030	9:0.09548	6p:0.08718	9q:0.09525	BRAF:0.27615
GNA11:0.23518	MET:0.06727	CHD4:0.05720	CDH1:0.12681	CDKN2C:0.13694	CIC:0.14398	22:0.06552	4:0.09272	2p:0.07903	17p:0.09387	GNAQ:0.25813
IDH1:0.19941	SRC:0.06217	PPP2R1A:0.04659	ACVR2A:0.11127	HIF1A:0.11885	ATRX:0.13848	10:0.06169	10:0.09085	3q:0.07344	11q:0.06923	GNA11:0.22197
MTOR:0.14411	MYC:0.06027	NFE2L2:0.03280	SMAD4:0.11060	ATRX:0.11272	SETD2:0.09346	13:0.05367	16:0.08453	1p:0.06527	16p:0.06898	VHL:0.19792
AKT1:0.13587	TBC1D22B:0.05945	ERBB2:0.03095	GATA3:0.10559	CHD8:0.08287	CBFB:0.08632	18:0.04966	5:0.07877	18p:0.06441	12q:0.06341	ATRX:0.16765
FOXA1:0.12676	BRAF:0.05784		CASP8:0.10330	SETD2:0.08270	CDH1:0.08488	21:0.04949	15:0.07313	16q:0.06432	1q:0.06091	IDH1:0.15784
HRAS:0.12557	FOXA1:0.05684		RNF43:0.09823	BAP1:0.08232	ARID1A:0.08325	17:0.04941	18:0.07160	3p:0.05704	20q:0.04989	FUBP1:0.14681
NRAS:0.11371	EGFR:0.05662		NCOR1:0.09509	CBFB:0.07559	NCOR1:0.07735	5:0.04839	12:0.06672	11q:0.05618	6p:0.04878	NF2:0.14501
SMARCA4:0.10589	RAC1:0.05504		TCF7L2:0.07989	ARID1B:0.07507	MAP2K4:0.07213	19:0.04795	14:0.06393	10p:0.05597	7q:0.04587	MTOR:0.14411
KRAS:0.10211	CRIP3:0.05393		HLA-B:0.07939	TP53:0.07340	PTEN:0.07089	2:0.04434	13:0.06172	4q:0.05308	8q:0.04434	CDKN2C:0.13694
GRIN2A:0.09151	IDH1:0.05389		TBX3:0.07878	LATS1:0.06667	SMAD4:0.07082	14:0.04125	7:0.05885	6q:0.05193	3q:0.04401	CIC:0.13519
SF3B1:0.08755	FLNA:0.05359		NOTCH1:0.07655	MAX:0.06458	BAP1:0.06751	11:0.04124	19:0.05467	7p:0.05147	20p:0.04330	HIF1A:0.11931
TTN:0.07441	GRIN2A:0.05253		APC:0.07441	BRCA1:0.06077	KMT2C:0.06395	15:0.04062	8:0.05101	9p:0.04979	7p:0.04257	ACVR2A:0.10383
PIK3CA:0.06683	CREB3L3:0.05077		SOX9:0.07273	CDKN1B:0.06056	MLL3:0.06395	9:0.03998	2:0.05006	17q:0.04541	17q:0.04203	SDHA:0.10372
MYC:0.06317	KDR:0.05047		AMER1:0.07241	STK11:0.06002	STK11:0.06342	4:0.03994	6:0.04718	8p:0.04526	2q:0.04133	GATA3:0.10240
KDR:0.05578	APOB:0.04998		BAP1:0.06848	PBRM1:0.05924	RB1:0.05833	6:0.03647	20:0.04701	11p:0.04357	5p:0.03982	PDGFRA:0.09125
CTNNB1:0.05559	SPOP:0.04902		NF1:0.06480	TGFBR2:0.05830	NF1:0.05375	16:0.03350	1:0.04118	17p:0.04357	19q:0.03833	SETD2:0.09014
ERBB3:0.05188	GNAS:0.04836		TP53:0.05888	CDH1:0.05820	APC:0.05073		22:0.04044	4p:0.04211	12p:0.03760	HRAS:0.08733
CCND1:0.04462	AKT1:0.04784		PTEN:0.05541	CASP8:0.05694	TP53:0.04246		3:0.03483	9q:0.04058	10p:0.03632	CHD8:0.08315
PIK3R2:0.04445	MAPK1:0.04715		ARID1A:0.05394	RBM10:0.05635	FBXW7:0.04030		21:0.03223	10q:0.03896	2p:0.03334	SMARCA4:0.08313
MYCN:0.03978	FGFR2:0.04598		PIK3R1:0.04843	BRD7:0.05593	FAT1:0.04007			18q:0.03847	18p:0.03144	RNF43:0.08104
SI:0.03857	KRAS:0.04522		FBXW7:0.04361	SMAD4:0.05553	ATM:0.03153			5q:0.03688	3p:0.02967	BAP1:0.07996
ERBB2:0.03856	PIK3CA:0.04517		MAP3K1:0.04311	HLA-B:0.05529				19p:0.03614		TCF7L2:0.07759
KEAP1:0.03769	DICER1:0.04442		CTCF:0.04155	CDK12:0.05460				2q:0.03578		MET:0.07648
NFE2L2:0.03765	TRIM49L2:0.04397		ATM:0.03853	SMAD2:0.05410				16p:0.03230		CBFB:0.07605
ACVR1:0.03735	KEAP1:0.04330		RB1:0.03816	NF1:0.05284						TCF12:0.07524
TAF1:0.03643	SOX17:0.04264		KMT2C:0.03771	CDKN2A:0.05225						5:0.07477
CHD4:0.03642	CHD4:0.04228		KMT2B:0.03771	MAP2K4:0.05129						ARID1B:0.07401
FGFR2:0.03447	CCND1:0.04211		BCOR:0.03742	PTEN:0.05040						SOX9:0.07273
SPOP:0.03418	ERBB2:0.04176		PBRM1:0.03737	TOP2A:0.04953						GRIN2A:0.07269
PPP2R1A:0.03380	SOS1:0.04127		INPPL1:0.03632	ARID1A:0.04879						TTN:0.07251
SOS1:0.03310	PPP2R1A:0.04124		ZFHX3:0.03559	AXIN1:0.04876						AMER1:0.07161
POLE:0.03189	PIK3R2:0.04098		FOXA2:0.03553	TSC2:0.04856						EEF1A1:0.06968
DICER1:0.03181	HRAS:0.04085		CHD3:0.03519	CUL3:0.04815						LATS1:0.06904
ATR:0.03118	MYH9:0.04030		CDKN2A:0.03497	RB1:0.04772						CDH1:0.06893
	MYCN:0.03979		SIN3A:0.03478	NOTCH1:0.04740						12q:0.06787
	ATR:0.03932		KMT2D:0.03468	TBX3:0.04638						PCBP1:0.06766
	U2AF1:0.03895		EP300:0.03467	PIK3R1:0.04610						12:0.06726
	POLE:0.03811		ARHGAP35:0.03455	MLL3:0.04548						1p:0.06526
	TAF1:0.03779		FAT1:0.03454	MAP3K1:0.04406						10:0.06494
	MDM2:0.03773		SCAF4:0.03360	MGA:0.04350						CDKN1B:0.06452
	RRAS2:0.03745		KANSL1:0.03312	CTCF:0.04309						CASP8:0.06447
	ACVR1:0.03672		MAX:0.03290	FBXW7:0.04144						16q:0.06433
	CTNNB1:0.03637		CUX1:0.03287	KIF5B:0.04143						22:0.06381
	NFE2L2:0.03621		ZMYM2:0.03274	USP9X:0.04098						17:0.06355
	SF3B1:0.03597		PDS5B:0.03259	CUX1:0.04082						RPS6KA3:0.06291
	ERBB3:0.03536		MSH6:0.03237	APC:0.03987						HLA-B:0.06266
	RAD21:0.03454		ATF7IP:0.03203	HLA-A:0.03903						FOXA1:0.06258
	NRAS:0.03289		ARID2:0.03186	RASA1:0.03877						SRC:0.06217
	PIK3CG:0.03212		MLL3:0.03164	KDM6A:0.03860						TBC1D22B:0.06167
	RHOA:0.03117		CTNND1:0.03113	ZFHX3:0.03813						RFC1:0.06156
	FGFR3:0.02947		MLL2:0.02991	FAT1:0.03748						TGFBR2:0.06139
	RXRA:0.02834		KDM6A:0.02892	ARID2:0.03720						NRAS:0.06112
	CUL1:0.02820			MLL4:0.03705						1q:0.06093
	ACTB:0.02791			EP300:0.03669						AKT1:0.06086
	GNA13:0.02781			SIN3A:0.03596						STK11:0.06074
	C3orf70:0.02754			DYRK1A:0.03596						GNAS:0.06072
	AHR:0.02709			PDS5B:0.03575						NOTCH1:0.06051
	HIST2H2BE:0.02696			ZMYM2:0.03540						BRCA1:0.06039
	HIST1H3B:0.02673			SCAF4:0.03528						EGFR:0.06035
	ERCC2:0.02668			ARHGAP35:0.03487						SMAD4:0.05952
				ATF7IP:0.03476						7:0.05885
				CHD3:0.03469						KRAS:0.05877
				BCOR:0.03383						RAC1:0.05819
				NSD1:0.03273						11q:0.05785
				STAG2:0.03212						MYC:0.05784
				ATM:0.03176						16p:0.05783
				NCOR1:0.03176						TP53:0.05669
				CTNND1:0.03115						BRD7:0.05663
				KIAA1267:0.03082						TGIF1:0.05565
				MLL2:0.03033						PIK3CA:0.05542
				MLL:0.02955						NF1:0.05535
				RBM5:0.02880						FLNA:0.05511
				CREBBP:0.02829						SMAD2:0.05499
				PSIP1:0.02825						13:0.05472
				CHD1:0.02789						CDK12:0.05460
				RBL2:0.02691						CRIP3:0.05450
				TSC1:0.02662						APOB:0.05442
										MAP2K4:0.05376
										PTEN:0.05369
										4q:0.05323
										3p:0.05300
										19:0.05265
										TBX3:0.05231
										ARID1A:0.05209
										8:0.05187
										CUL3:0.05164
										MAPK1:0.05152
										6q:0.05138
										AXIN1:0.05103
										CREB3L3:0.05077
										6p:0.05077
										PBRM1:0.05064
										18:0.05024
										20q:0.04989
										ERBB4:0.04982
										9p:0.04980
										KDR:0.04978
										TOP2A:0.04953
										CDKN2A:0.04940
										TSC2:0.04925
										APC:0.04883
										1:0.04855
										PIK3R1:0.04722
										2:0.04712
										3:0.04708
										9q:0.04706
										20:0.04701
										CTNNB1:0.04665
										MAX:0.04625
										RB1:0.04589
										7q:0.04587
										3q:0.04542
										8p:0.04529
										19q:0.04523
										4p:0.04468
										SF3B1:0.04464
										8q:0.04434
										TRIM49L2:0.04428
										MGA:0.04398
										17p:0.04391
										20p:0.04371
										11p:0.04362
										MAP3K1:0.04359
										CCND1:0.04359
										7p:0.04314
										11:0.04288
										SOX17:0.04281
										FBXW7:0.04240
										USP9X:0.04239
										9:0.04237
										FTSJD1:0.04231
										16:0.04230
										17q:0.04224
										CTCF:0.04223
										MYH9:0.04221
										14:0.04196
										PIK3R2:0.04174
										HLA-A:0.04172
										KIF5B:0.04143
										15:0.04142
										21:0.04090
										4:0.04067
										KEAP1:0.04023
										MYCN:0.04021
										12p:0.04014
										ERBB2:0.04006
										FGFR2:0.03984
										5p:0.03982
										U2AF1:0.03973
										CHD4:0.03972
										RASA1:0.03949
										10q:0.03925
										6:0.03915
										MLL3:0.03912
										ERBB3:0.03886
										10p:0.03857
										18q:0.03853
										RBM10:0.03838
										KMT2C:0.03826
										SI:0.03826
										19p:0.03821
										MLL4:0.03776
										KMT2B:0.03771
										5q:0.03728
										MDM2:0.03721
										ACVR1:0.03715
										SOS1:0.03696
										PPP2R1A:0.03693
										DYRK1A:0.03687
										2q:0.03685
										TAF1:0.03669
										BCOR:0.03660
										NFE2L2:0.03622
										EP300:0.03608
										ARID2:0.03607
										FAT1:0.03604
										INPPL1:0.03599
										ZFHX3:0.03597
										SPOP:0.03593
										NSD1:0.03574
										FOXA2:0.03553
										2p:0.03535
										18p:0.03525
										SIN3A:0.03521
										KMT2D:0.03503
										CHD3:0.03503
										CDKN1A:0.03500
										ARHGAP35:0.03476
										RAD21:0.03473
										CUX1:0.03438
										ATR:0.03418
										ATM:0.03417
										DICER1:0.03393
										PDS5B:0.03388
										SCAF4:0.03383
										NCOR1:0.03382
										KLF5:0.03372
										RRAS2:0.03366
										POLE:0.03333
										ZMYM2:0.03324
										KANSL1:0.03312
										PIK3CG:0.03265
										ATF7IP:0.03261
										MSH6:0.03230
										KDM6A:0.03218
										EPHA2:0.03165
										CTNND1:0.03114
										KIAA1267:0.03091
										MLL2:0.03055
										STAG2:0.02964
										RHOA:0.02954
										MLL:0.02908
										RBM5:0.02880
										DDX3X:0.02879
										CREBBP:0.02879
										RXRA:0.02871
										FGFR3:0.02870
										CUL1:0.02853
										ACTB:0.02803
										CHD1:0.02801
										PSIP1:0.02791
										GNA13:0.02789
										ZFP36L1:0.02755
										GAR1:0.02720
										TSC1:0.02719
										C3orf70:0.02705
										DIAPH2:0.02697
										HIST2H2BE:0.02696
										HIST1H3B:0.02693
										RBL2:0.02691
										AHR:0.02689
										ERCC2:0.02671
										RHOB:0.02629
										CNOT1:0.02599
