## Additional file 2 for "Novel Driver Strength Index highlights important cancer genes in TCGA PanCanAtlas patients": 2021_8_16_14_9_distribution_events_detailed_females_genes_NDSI_top.tsv

673	BRAF	0.64891
100093631	GTF2I	0.64004
7812	CSDE1	0.27767
2776	GNAQ	0.26255
2767	GNA11	0.23518
546	ATRX	0.20822
7428	VHL	0.20764
3417	IDH1	0.19941
55193	PBRM1	0.15900
8880	FUBP1	0.15870
	12p	0.15109
4771	NF2	0.14501
2475	MTOR	0.14411
23152	CIC	0.14398
29072	SETD2	0.14314
	17	0.14024
1031	CDKN2C	0.13694
207	AKT1	0.13587
51343	CDH1	0.12681
3169	FOXA1	0.12676
3265	HRAS	0.12557
	19q	0.12119
3091	HIF1A	0.11931
	19p	0.11372
4893	NRAS	0.11371
92	ACVR2A	0.11127
4089	SMAD4	0.11060
6597	SMARCA4	0.10589
2625	GATA3	0.10559
6389	SDHA	0.10372
841	CASP8	0.10330
3845	KRAS	0.10211
	4p	0.10189
	11	0.09911
54894	RNF43	0.09823
	9	0.09548
	9q	0.09525
9611	NCOR1	0.09509
	17p	0.09387
	4	0.09272
2903	GRIN2A	0.09151
5156	PDGFRA	0.09125
	10	0.09085
	3	0.08975
23451	SF3B1	0.08755
	6p	0.08718
865	CBFB	0.08632
	16	0.08453
8289	ARID1A	0.08325
57680	CHD8	0.08315
1956	EGFR	0.08297
9223	BAP1	0.08232
	12	0.08072
6934	TCF7L2	0.07989
3106	HLA-B	0.07939
	2p	0.07903
6926	TBX3	0.07878
	5	0.07877
4851	NOTCH1	0.07655
8731	MET	0.07648
6938	TCF12	0.07524
57492	ARID1B	0.07507
5624	APC	0.07441
7276	TTN	0.07441
	3q	0.07344
7157	TP53	0.07340
	15	0.07313
6662	SOX9	0.07273
139285	AMER1	0.07241
6416	MAP2K4	0.07213
	18	0.07160
5728	PTEN	0.07089
	1	0.07030
1915	EEF1A1	0.06968
	11q	0.06923
9113	LATS1	0.06904
	16p	0.06898
	12q	0.06787
5093	PCBP1	0.06766
5290	PIK3CA	0.06683
	22	0.06552
	1p	0.06527
4763	NF1	0.06480
4149	MAX	0.06458
1027	CDKN1B	0.06452
	18p	0.06441
	16q	0.06433
58508	KMT2C	0.06395
58508	MLL3	0.06395
	14	0.06393
6794	STK11	0.06342
4609	MYC	0.06317
6197	RPS6KA3	0.06291
6714	SRC	0.06217
	13	0.06172
55633	TBC1D22B	0.06167
6573	RFC1	0.06156
7048	TGFBR2	0.06139
	1q	0.06093
672	BRCA1	0.06077
2778	GNAS	0.06072
	7	0.05885
5925	RB1	0.05833
6035	RAC1	0.05819
1108	CHD4	0.05720
	3p	0.05704
29117	BRD7	0.05663
8241	RBM10	0.05635
	10p	0.05597
3791	KDR	0.05578
7050	TGIF1	0.05565
1499	CTNNB1	0.05559
2316	FLNA	0.05511
4087	SMAD2	0.05499
	19	0.05467
51755	CDK12	0.05460
401262	CRIP3	0.05450
338	APOB	0.05442
	4q	0.05323
1029	CDKN2A	0.05225
	6q	0.05193
2065	ERBB3	0.05188
	8	0.05187
8452	CUL3	0.05164
5594	MAPK1	0.05152
	7p	0.05147
8312	AXIN1	0.05103
84699	CREB3L3	0.05077
	2	0.05006
