## Additional file 2 for "Novel Driver Strength Index highlights important cancer genes in TCGA PanCanAtlas patients": 2021_8_16_14_9_distribution_events_detailed_genes_DSI.tsv

SNA-based oncogenic events	CNA-based oncogenic events	Mixed oncogenic events	SNA-based tumor suppressor events	CNA-based tumor suppressor events	Mixed tumor suppressor events	Driver chromosome losses	Driver chromosome gains	Driver arm losses	Driver arm gains	Driver events of all classes
BRAF:0.74847	PIK3CA:0.45389	PIK3CA:0.11060	TP53:0.83725	PTEN:0.63710	TP53:0.29652	22:0.60975	7:0.61530	8p:0.86917	8q:0.71070	TP53:1.44664
PIK3CA:0.35701	MYC:0.44179	KRAS:0.05248	ARID1A:0.25363	CDKN2A:0.48706	PTEN:0.09098	14:0.51493	20:0.55959	17p:0.83766	1q:0.70616	BRAF:1.00268
IDH1:0.26516	KRAS:0.34872	EGFR:0.04380	KMT2D:0.21404	RB1:0.43998	RB1:0.06581	13:0.47212	8:0.24187	5q:0.62823	5p:0.60021	PTEN:0.93317
CTNNB1:0.17697	ERBB2:0.34427	ERBB2:0.03134	PTEN:0.20509	TP53:0.31287	VHL:0.04808	15:0.47144	21:0.20260	6q:0.50068	3q:0.42331	PIK3CA:0.92150
KRAS:0.14327	AHR:0.24324	NFE2L2:0.02840	KMT2C:0.17634	EP300:0.26745	FAT1:0.04164	4:0.42090	12:0.17345	16q:0.48383	17q:0.31708	8p:0.87591
NRAS:0.13439	BRAF:0.23490	C3orf70:0.02346	ATRX:0.14307	ARID1A:0.24934	KDM6A:0.04020	18:0.34178	5:0.13712	3p:0.44848	2p:0.28245	17p:0.85033
HRAS:0.10808	NFE2L2:0.21054	ERCC2:0.02011	FAT1:0.12650	FBXW7:0.24595	ARID1A:0.03989	9:0.31529	17:0.13414	1p:0.39762	6p:0.26419	8q:0.71070
SPOP:0.07146	EGFR:0.20278	BRAF:0.01931	CDKN2A:0.11377	SMAD4:0.22382	PBRM1:0.03932	21:0.31037	16:0.12915	18q:0.38205	12p:0.24725	1q:0.70681
ERBB3:0.06629	HIST2H2BE:0.16711	AHR:0.01489	ATM:0.11282	FAT1:0.22229	ATM:0.03713	10:0.30573	19:0.11958	9p:0.37824	20q:0.24194	22:0.68374
NFE2L2:0.05846	HIST1H3B:0.16209	MET:0.01361	FBXW7:0.11025	NCOR1:0.22055	APC:0.03348	11:0.24794	3:0.11591	19p:0.31705	19q:0.24027	5q:0.63954
ERCC2:0.05714	CUL1:0.14297	CUL1:0.01257	EP300:0.10764	CREBBP:0.21673	CREBBP:0.03272	16:0.19296	2:0.10114	10q:0.31581	7p:0.23362	7:0.61530
GTF2I:0.05126	NRAS:0.14219	CTNNB1:0.01234	KDM6A:0.10006	BAP1:0.20697	ARID2:0.02960	6:0.14465	13:0.10071	11p:0.28086	18p:0.22921	CDKN2A:0.60404
CHD4:0.05026	ERCC2:0.13788	MYC:0.01027	PIK3R1:0.08642	ATM:0.20060	KMT2D:0.02959	17:0.09594	22:0.07399	4p:0.22023	10p:0.20387	5p:0.60285
KEAP1:0.04584	MDM2:0.12154	PPP2R1A:0.00793	APC:0.08159	MLL:0.19934	MLL2:0.02959	3:0.07836	1:0.06426	4q:0.19578	16p:0.17528	RB1:0.57932
POLE:0.04401	C3orf70:0.12075	BCLAF1:0.00738	RB1:0.07352	PIK3R1:0.18352	NCOR1:0.02795	2:0.07462	14:0.04749	11q:0.17399	7q:0.11125	13:0.57283
PPP2R1A:0.04294	ACTB:0.11596	SMARCA2:0.00735	KANSL1:0.07305	CHD1:0.17222	STAG2:0.02677	19:0.04364	6:0.03866	9q:0.14719	20p:0.10118	14:0.56242
TAF1:0.04189	MET:0.11378	ERBB3:0.00717	STAG2:0.06976	RBL2:0.16552	SMAD4:0.02511	1:0.04332	9:0.03318	2q:0.10062	9q:0.06080	20:0.55959
ERBB2:0.04002	FGFR3:0.10605	FGFR3:0.00601	MLL3:0.06927	PSIP1:0.15111	BAP1:0.02219	5:0.03894	10:0.02329	19q:0.07921	3p:0.05639	KRAS:0.54447
FGFR2:0.03856	CTNNB1:0.10069	ACTB:0.00586	CTCF:0.06448	CNOT1:0.14322	PSIP1:0.01928	12:0.00561	15:0.02013	10p:0.07166	12q:0.03005	ARID1A:0.54286
GNAQ:0.03802	ERBB3:0.10020	RHOA:0.00574	MLL2:0.05908	RASA1:0.12834	EP300:0.01902	8:0.00375	11:0.01732	16p:0.04876	19p:0.03003	21:0.51297
FGFR3:0.03566	GNA13:0.09826	CHD4:0.00571	KMT2B:0.05710	MLL2:0.12016	MLL:0.01876		18:0.01137	6p:0.04532	11q:0.02946	6q:0.50493
SI:0.03473	RHOB:0.08999	PIK3CG:0.00499	BCOR:0.05686	ARID2:0.11754	CNOT1:0.01845		4:0.01115	3q:0.03793	2q:0.02225	3p:0.50487
SF3B1:0.03455	RAD21:0.07886	GRIN2A:0.00454	ZFHX3:0.05433	KDM6A:0.10945	KMT2A:0.01736			18p:0.03196	4p:0.01718	15:0.49158
GRIN2A:0.03305	RXRA:0.07535	KIAA0368:0.00445	ARHGAP35:0.05414	APC:0.10915	ATRX:0.01677			2p:0.01804	17p:0.01267	16q:0.48919
RHOA:0.03211	RHOA:0.07398	FGFR2:0.00425	ARID2:0.05359	MLL3:0.10715	FBXW7:0.01632			12p:0.01452	5q:0.01132	MYC:0.46527
DICER1:0.03148	HRAS:0.06785	PDGFRA:0.00361	MAP3K1:0.04911	ZFP36L1:0.10484	SETD2:0.01621			20p:0.01012	9p:0.00732	3q:0.46124
RHOB:0.03059	SOX17:0.06614	HRAS:0.00354	PBRM1:0.04678	TSC1:0.08885	FUBP1:0.01613			17q:0.00953	8p:0.00674	4:0.43205
ATR:0.03053	CLASP2:0.06420	KEAP1:0.00332	ZFP36L1:0.04632	TGFBR2:0.08789	MLL3:0.01568			7p:0.00756	16q:0.00537	ERBB2:0.41563
GNA11:0.02881	GAR1:0.06401	RHOB:0.00295	CHD3:0.04630	SETD2:0.08545	CDH1:0.01568			12q:0.00529	6q:0.00425	1p:0.39876
SPTAN1:0.02836	KEAP1:0.06342	GNA13:0.00272	NF1:0.04585	SMAD2:0.08315	NF1:0.01550			5p:0.00264	4q:0.00381	EP300:0.39411
AKT1:0.02730	CHD4:0.06074	HIST1H3B:0.00271	CTNND1:0.04570	CTNND1:0.08285	CIC:0.01292			1q:0.00065	11p:0.00214	FAT1:0.39042
EIF1AX:0.02579	FOXA1:0.05919	KDR:0.00253	SCAF4:0.04269	NF1:0.08105	STK11:0.01262				10q:0.00187	9p:0.38555
FOXA1:0.02554	AKT1:0.05650	SOX17:0.00225	ZMYM2:0.03962	RBM5:0.08047	KMT2C:0.01258				18q:0.00159	18q:0.38364
CLASP2:0.02467	KIAA0368:0.05354	AKT1:0.00221	NOTCH1:0.03869	CBFB:0.07533	NSD1:0.00965				1p:0.00113	FBXW7:0.37252
SOS1:0.02388	FLNA:0.04794	CARD11:0.00213	INPPL1:0.03782	PBRM1:0.07354	TSC1:0.00888					18:0.35315
SMARCA4:0.02255	CRIP3:0.04779	SPTAN1:0.00199	CUX1:0.03558	CDKN1A:0.06916	THRAP3:0.00676					ATM:0.35055
RXRA:0.01816	FGFR2:0.04719	NRAS:0.00189	SIN3A:0.03442	KIAA1267:0.06599	AXIN1:0.00669					9:0.34847
BCLAF1:0.01703	RAC1:0.04637	KIT:0.00177	MSH6:0.03324	ARID1B:0.06217	CDKN1A:0.00638					19p:0.34707
TTN:0.01668	PIK3CG:0.03997	GNAQ:0.00175	PDS5B:0.03032	CASP8:0.06143	RASA1:0.00571					10:0.32902
ACVR1:0.01573	SF3B1:0.03888	FOXA1:0.00175	CIC:0.02877	NSD1:0.06114	NF2:0.00562					17q:0.32660
ZEB2:0.01455	SMARCA2:0.03742	SMARCA4:0.00165	ATF7IP:0.02872	DDX3X:0.06094	NOTCH1:0.00457					16:0.32211
GAR1:0.01429	MAPK1:0.03721	EPAS1:0.00159	RBM10:0.02658	VHL:0.06089	ZFP36L1:0.00434					19q:0.31948
MYC:0.01321	MYH9:0.03625	HIST2H2BE:0.00152	GATA3:0.02536	CUL3:0.06027	CBFB:0.00427					10q:0.31768
GNAS:0.01245	SOS1:0.03605	RAD21:0.00147	KMT2A:0.02520	ATRX:0.05624	MAP2K4:0.00427					6p:0.30952
CCND1:0.01225	MYCN:0.03421	CRIP3:0.00129	CDKN1A:0.02444	STAG2:0.05497	GPS2:0.00382					2p:0.30049
MTOR:0.00905	U2AF1:0.03415	ERBB4:0.00128	CREBBP:0.02436	NHLRC1:0.05495	TGFBR2:0.00362					IDH1:0.29994
MET:0.00890	IDH1:0.03376	SPOP:0.00124	KIAA1267:0.02390	GPS2:0.05494	CMTR2:0.00325					NFE2L2:0.29740
PIK3R2:0.00889	SPTAN1:0.03283	RAC1:0.00119	SETD2:0.02286	STK11:0.05360	FTSJD1:0.00325					CTNNB1:0.29000
KDR:0.00848	SF1:0.03226	MYH9:0.00112	EPHA2:0.02074	CHD3:0.05067	PIK3R1:0.00322					11p:0.28300
ERBB4:0.00846	PIK3R2:0.03001	TRIM49C:0.00106	SMAD4:0.02037	MAX:0.04900	CDKN2A:0.00321					NRAS:0.27847
RRAS2:0.00844	PPP2R1A:0.02822	TRIM49L2:0.00106	DDX3X:0.02009	ARHGAP35:0.04791	BRD7:0.00309					10p:0.27553
ACTB:0.00835	ATR:0.02547	IDH1:0.00102	ELF3:0.01988	FUBP1:0.04629	CUL3:0.00289					CREBBP:0.27380
IDH2:0.00799	GNAS:0.02357	TTN:0.00102	CDH1:0.01831	BRD7:0.04393	RBM10:0.00271					PIK3R1:0.27316
GNA13:0.00782	SMARCA4:0.02173	NOMO1:0.00099	MAX:0.01826	CTCF:0.04314	HLA-A:0.00271					SMAD4:0.26931
CUL1:0.00766	SRC:0.02108	FLNA:0.00096	CASP8:0.01794	THRAP3:0.04248	DIAPH2:0.00252					11:0.26526
AHR:0.00695	SPOP:0.01981	U2AF1:0.00091	MLL:0.01755	MAP3K1:0.04191	ARHGAP35:0.00245					AHR:0.26508
MYCN:0.00677	APOB:0.01973	SOS1:0.00091	CUL3:0.01741	ASXL2:0.04152	CHD1:0.00238					12p:0.26176
EEF1A1:0.00584	TRIM49L2:0.01959	DNAH5:0.00088	DIAPH2:0.01722	CDH1:0.04110	DYRK1A:0.00238					18p:0.26117
OR2G2:0.00539	CREB3L3:0.01949	MYCN:0.00087	NSD1:0.01680	WAC:0.04087	MEN1:0.00233					NCOR1:0.25715
MAPK1:0.00522	KDR:0.01803	TBC1D22B:0.00074	BAP1:0.01662	HLA-A:0.03912	CASP8:0.00217					EGFR:0.25138
SF1:0.00511	GRIN2A:0.01754	PIM1:0.00072	ASXL2:0.01632	BRCA1:0.03882	ACVR2A:0.00211					KDM6A:0.24971
RAC1:0.00503	POLE:0.01749	MYD88:0.00072	FOXA2:0.01598	DIAPH2:0.03704	CYLD:0.00207					BAP1:0.24578
SOX17:0.00483	SDHA:0.01531	TAF1:0.00072	WAC:0.01533	NOTCH1:0.03399	TSC2:0.00205					8:0.24563
EGFR:0.00479	PDGFRA:0.01516	SDHA:0.00070	ALB:0.01507	MAP2K4:0.03259	MGA:0.00205					KMT2D:0.24363
APOB:0.00455	TGFBR1:0.01340	APOB:0.00069	ACVR2A:0.01356	CDKN2C:0.03164	EPHA2:0.00189					20q:0.24194
PCBP1:0.00451	BCLAF1:0.01326	TRRAP:0.00067	ZMYM3:0.01334	CSDE1:0.02882	LATS1:0.00185					7p:0.24118
KIT:0.00417	TBC1D22B:0.01269	SF1:0.00063	TSC1:0.01327	CHD8:0.02827	SMAD2:0.00176					4p:0.23742
MDM2:0.00410	RRAS2:0.01262	ATR:0.00063	AMER1:0.01262	EPHA2:0.02705	BRCA1:0.00152					MLL:0.23565
MYD88:0.00409	ZEB2:0.01202	ITGB1:0.00057	SOX9:0.01235	KLF5:0.02661	BMPR2:0.00141					17:0.23007
MUC16:0.00400	TRRAP:0.01163	GABRA6:0.00041	RNF43:0.01235	KIF5B:0.02424	AJUBA:0.00134					APC:0.22422
GABRA6:0.00396	DICER1:0.01068	RRAS2:0.00041	TCF7L2:0.01190	RBM10:0.02416	MAP3K1:0.00127					16p:0.22404
MAP2K7:0.00388	EEF1A1:0.00927	MDM2:0.00040	VHL:0.01068	PDS5B:0.02389	ASXL2:0.00125					ATRX:0.21608
OR4C16:0.00386	CCND1:0.00864	CYSLTR2:0.00036	HLA-B:0.01048	SIN3A:0.02310	CTNND1:0.00112					ERCC2:0.21513
C3orf70:0.00363	ITGB1:0.00859	TMSB4X:0.00034	NCOR1:0.00865	NF2:0.02153	USP9X:0.00111					MLL2:0.20883
SMARCA2:0.00341	KIT:0.00858	KRT15:0.00033	RASA1:0.00827	AXIN1:0.02025	PCF11:0.00105					9q:0.20799
FLNA:0.00325	HNRNPA2B1:0.00836	SLC27A5:0.00033	KLF5:0.00749	LATS1:0.01944	CTCF:0.00097					11q:0.20346
PIK3CG:0.00301	ACVR1:0.00791	POLE:0.00032	NUP93:0.00675	CDK12:0.01939	ARID1B:0.00079					ARID2:0.20073
PTPN11:0.00299	TAF1:0.00790	GLT8D2:0.00032	ZBTB20:0.00664	TSC2:0.01855	DDX3X:0.00074					4q:0.19959
COL5A1:0.00286	LZTR1:0.00671	PCBP1:0.00032	NIPBL:0.00644	BCOR:0.01854	RBL2:0.00072					3:0.19427
DNAH5:0.00272	FAM40A:0.00570	SF3B1:0.00028	KDM5C:0.00624	HIF1A:0.01791	BCOR:0.00071					MLL3:0.19210
CARD11:0.00265	KRT15:0.00520	IGLL5:0.00028	B2M:0.00602	ACVR2A:0.01598	ELF3:0.00063					KMT2C:0.18892
MED12:0.00265	PTPN11:0.00509		STK11:0.00585	CDKN1B:0.01500	HLA-B:0.00063					6:0.18331
MYH9:0.00256	PCBP1:0.00507		MGA:0.00553	HLA-B:0.01435	TCF12:0.00061					HRAS:0.17947
U2AF1:0.00253	TBCB:0.00452		CNBD1:0.00552	ELF3:0.01423	NIPBL:0.00054					12:0.17906
KRT15:0.00234	AKT2:0.00412		DNMT3A:0.00551	CUX1:0.01261	RPS6KA3:0.00038					5:0.17606
EPAS1:0.00234	ERBB4:0.00392		THRAP3:0.00491	TOP2A:0.01253	RBM5:0.00033					CHD1:0.17591
RET:0.00229	CDK4:0.00386		RPS6KA3:0.00473	ZMYM2:0.01112	ALB:0.00033					2:0.17577
MAP2K1:0.00215	PLCB1:0.00341		SMAD2:0.00451	CYLD:0.01098	AMER1:0.00028					ERBB3:0.17366
KIAA0368:0.00201	OR4C16:0.00335		TGFBR2:0.00444	USP9X:0.01063	FAM123B:0.00028					PSIP1:0.17344
PIM1:0.00198	GNA11:0.00330		FAM123B:0.00427	ZFHX3:0.01048						HIST2H2BE:0.16951
TMSB4X:0.00196	NOMO1:0.00327		TBX3:0.00421	MGA:0.01044						RBL2:0.16701
CYSLTR2:0.00196	CEP63:0.00308		AJUBA:0.00417	TBX3:0.01026						HIST1H3B:0.16666
HIST1H3B:0.00185	MAP2K2:0.00284		TGIF1:0.00414	TCF12:0.00995						CNOT1:0.16550
THSD7B:0.00173	MAP2K1:0.00282		NUP133:0.00394	DYRK1A:0.00941						19:0.16322
TRIM49C:0.00171	TMSB4X:0.00279		HNF1A:0.00387	TCEB1:0.00907						CUL1:0.16319
TGFBR1:0.00155	RAF1:0.00260		CNOT1:0.00383	ATF7IP:0.00876						PBRM1:0.15965
LZTR1:0.00152	EIF1AX:0.00258		MAP2K4:0.00378	KDM5C:0.00829						ZFP36L1:0.15549
CD79B:0.00140	GLT8D2:0.00239		HIST1H1E:0.00370	RNF43:0.00826						STAG2:0.15149
PLCB1:0.00128	CARD11:0.00236		TSC2:0.00343	SCAF4:0.00746						C3orf70:0.14784
KLHDC7A:0.00124	SEC23B:0.00224		NHLRC1:0.00342	FTSJD1:0.00653						FGFR3:0.14772
PDGFRA:0.00123	SCAP:0.00207		BRCA1:0.00324	MMP3:0.00650						NF1:0.14239
SLC27A5:0.00113	SLC27A5:0.00191		BTG2:0.00316	PCF11:0.00615						RASA1:0.14233
CRIP3:0.00112	PRKCB:0.00186		PSIP1:0.00305	CIC:0.00611						MET:0.13630
ZBTB7B:0.00112	MYD88:0.00185		ARID1B:0.00264	MLL4:0.00583						ACTB:0.13017
GLT8D2:0.00111	MAP2K7:0.00172		NF2:0.00263	DNMT3A:0.00577						CTNND1:0.12966
MAP2K2:0.00107	SI:0.00164		CYLD:0.00257	TGIF1:0.00555						MDM2:0.12603
LATS2:0.00105	PIM1:0.00160		CDK12:0.00233	RPS6KA3:0.00540						SETD2:0.12452
IGLL5:0.00104	CD79B:0.00142		HLA-A:0.00222	ARAF:0.00528						RHOB:0.12353
PPP6C:0.00103	ZBTB7B:0.00139		CUL4B:0.00211	CUL4B:0.00516						2q:0.12287
PRKCB:0.00101	GTPBP4:0.00136		CMTR2:0.00211	AJUBA:0.00477						VHL:0.11964
HIST2H2BE:0.00088	GABRA6:0.00135		PTCH1:0.00205	PRKACA:0.00457						CHD4:0.11670
ITGB1:0.00072	NSA2:0.00122		CDKN1B:0.00188	HIST1H1E:0.00440						KEAP1:0.11258
CEP63:0.00072	ACTC1:0.00107		CBFB:0.00180	PRIM2:0.00416						RHOA:0.11183
RAD21:0.00069	SMURF2:0.00105		LATS1:0.00179	BMPR2:0.00365						20p:0.11130
GRIA2:0.00069	PPP6C:0.00099		USP9X:0.00175	INPPL1:0.00351						7q:0.11125
TRRAP:0.00065	KIF1A:0.00098		PTMA:0.00154	NIPBL:0.00349						TSC1:0.11100
CREB3L3:0.00041	TTN:0.00095		GALNT2:0.00153	ATXN2:0.00307						GNA13:0.10880
GTPBP4:0.00041	LATS2:0.00076		FTSJD1:0.00142	PTCH1:0.00291						CTCF:0.10858
KIF1A:0.00037	COL5A1:0.00074		CD70:0.00131	PRKAR1A:0.00282						1:0.10759
HNRNPA2B1:0.00037	IDH2:0.00074		CHD1:0.00131	NUP133:0.00269						ARHGAP35:0.10450
FAM40A:0.00036	MED12:0.00074		DYRK1A:0.00116	RFC1:0.00264						CDKN1A:0.09998
TBCB:0.00033	CRHBP:0.00073		MMP3:0.00116	UBE2V2:0.00251						CHD3:0.09697
SMURF2:0.00032	ATG7:0.00070		NKX2-1:0.00115	MEN1:0.00243						TGFBR2:0.09595
SCAP:0.00032	CYSLTR2:0.00066		CDKN2C:0.00113	MSH6:0.00241						RXRA:0.09351
RAF1:0.00028	OR2G2:0.00057		PRKAR1A:0.00105	ZNF133:0.00224						SPOP:0.09251
	GRIA2:0.00054		ARAF:0.00105	ZBTB20:0.00219						MAP3K1:0.09229
	GTF2I:0.00034		MAP3K4:0.00103	FAM123B:0.00191						FGFR2:0.09000
	MTOR:0.00033		HIF1A:0.00095	JUN:0.00185						KIAA1267:0.08989
	TNFAIP3:0.00028		MLL4:0.00086	RQCD1:0.00167						SMAD2:0.08942
			CHD8:0.00079	ZMYM3:0.00144						CLASP2:0.08887
			RBL2:0.00077	MAP3K4:0.00140						NSD1:0.08759
			PRIM2:0.00076	NCOA6:0.00132						FOXA1:0.08648
			BRD7:0.00075	GALNT2:0.00116						AKT1:0.08601
			MEN1:0.00074	NUP93:0.00105						DDX3X:0.08177
			TCF12:0.00074	ALB:0.00074						CASP8:0.08154
			PRKACA:0.00074	GATA3:0.00071						CBFB:0.08140
			TOP2A:0.00072	B2M:0.00054						RAD21:0.08102
			RFC1:0.00071	EZH2:0.00038						RBM5:0.08080
			NONO:0.00066	TCF7L2:0.00037						CUL3:0.08057
			NCOA6:0.00058	PLCB4:0.00036						PPP2R1A:0.07909
			FUBP1:0.00054	SOX9:0.00032						GAR1:0.07829
			PCF11:0.00040	CSNK2A1:0.00028						NOTCH1:0.07724
			CSNK2A1:0.00038	PTMA:0.00028						BCOR:0.07612
			AXIN1:0.00038							CDH1:0.07509
			EZH2:0.00038							SF3B1:0.07372
			RQCD1:0.00034							SOX17:0.07322
			ATXN2:0.00032							KANSL1:0.07305
										STK11:0.07207
										MAX:0.06727
										ARID1B:0.06561
										ZFHX3:0.06481
										SPTAN1:0.06318
										FUBP1:0.06297
										POLE:0.06183
										SOS1:0.06084
										KIAA0368:0.06000
										ASXL2:0.05909
										GPS2:0.05877
										NHLRC1:0.05837
										SIN3A:0.05753
										KMT2B:0.05710
										DIAPH2:0.05677
										ATR:0.05663
										WAC:0.05620
										GRIN2A:0.05513
										PDS5B:0.05421
										THRAP3:0.05414
										RBM10:0.05345
										RAC1:0.05259
										FLNA:0.05215
										GTF2I:0.05160
										ZMYM2:0.05074
										TAF1:0.05050
										CRIP3:0.05020
										SCAF4:0.05015
										EPHA2:0.04968
										CUX1:0.04820
										SMARCA2:0.04817
										PIK3CG:0.04797
										CIC:0.04780
										BRD7:0.04777
										SMARCA4:0.04593
										HLA-A:0.04405
										BRCA1:0.04359
										KMT2A:0.04256
										MAPK1:0.04243
										DICER1:0.04215
										MYCN:0.04185
										INPPL1:0.04133
										MAP2K4:0.04064
										MYH9:0.03993
										GNAQ:0.03978
										PIK3R2:0.03890
										SF1:0.03800
										BCLAF1:0.03767
										U2AF1:0.03759
										ATF7IP:0.03748
										SI:0.03637
										GNAS:0.03601
										MSH6:0.03565
										12q:0.03534
										ELF3:0.03474
										KLF5:0.03410
										CDKN2C:0.03277
										GNA11:0.03212
										ACVR2A:0.03165
										NF2:0.02979
										CHD8:0.02906
										KDR:0.02905
										CSDE1:0.02882
										EIF1AX:0.02837
										AXIN1:0.02731
										ZEB2:0.02657
										GATA3:0.02607
										HLA-B:0.02546
										APOB:0.02497
										KIF5B:0.02424
										TSC2:0.02404
										ACVR1:0.02365
										LATS1:0.02308
										CDK12:0.02172
										RRAS2:0.02147
										SRC:0.02108
										CCND1:0.02089
										TRIM49L2:0.02065
										RNF43:0.02062
										PDGFRA:0.01999
										CREB3L3:0.01990
										HIF1A:0.01886
										TTN:0.01864
										MGA:0.01802
										CDKN1B:0.01688
										ALB:0.01614
										SDHA:0.01600
										FOXA2:0.01598
										CYLD:0.01563
										EEF1A1:0.01511
										TGFBR1:0.01495
										ZMYM3:0.01477
										KDM5C:0.01454
										KIT:0.01452
										TBX3:0.01447
										ERBB4:0.01367
										USP9X:0.01349
										TBC1D22B:0.01343
										TOP2A:0.01325
										TRRAP:0.01295
										DYRK1A:0.01295
										AMER1:0.01290
										SOX9:0.01268
										TCF7L2:0.01227
										TCF12:0.01130
										DNMT3A:0.01128
										FTSJD1:0.01120
										RPS6KA3:0.01051
										NIPBL:0.01047
										AJUBA:0.01029
										PCBP1:0.00991
										ITGB1:0.00987
										TGIF1:0.00969
										MTOR:0.00938
										TCEB1:0.00907
										ZBTB20:0.00883
										HNRNPA2B1:0.00873
										IDH2:0.00872
										LZTR1:0.00823
										HIST1H1E:0.00811
										PTPN11:0.00808
										KRT15:0.00787
										NUP93:0.00780
										MMP3:0.00766
										PCF11:0.00760
										CUL4B:0.00727
										OR4C16:0.00721
										CARD11:0.00714
										MLL4:0.00669
										MYD88:0.00666
										NUP133:0.00663
										B2M:0.00657
										FAM123B:0.00647
										ARAF:0.00633
										FAM40A:0.00606
										OR2G2:0.00595
										GABRA6:0.00572
										MAP2K7:0.00561
										CNBD1:0.00552
										MEN1:0.00550
										CMTR2:0.00535
										PRKACA:0.00531
										TMSB4X:0.00509
										BMPR2:0.00506
										MAP2K1:0.00497
										PTCH1:0.00496
										PRIM2:0.00492
										TBCB:0.00484
										PLCB1:0.00468
										PIM1:0.00429
										NOMO1:0.00426
										AKT2:0.00412
										MUC16:0.00400
										EPAS1:0.00393
										MAP2K2:0.00391
										HNF1A:0.00387
										PRKAR1A:0.00387
										CDK4:0.00386
										GLT8D2:0.00382
										CEP63:0.00380
										DNAH5:0.00360
										COL5A1:0.00360
										ATXN2:0.00340
										MED12:0.00339
										SLC27A5:0.00336
										RFC1:0.00335
										BTG2:0.00316
										CYSLTR2:0.00298
										RAF1:0.00289
										PRKCB:0.00287
										CD79B:0.00283
										TRIM49C:0.00277
										GALNT2:0.00269
										UBE2V2:0.00251
										ZBTB7B:0.00250
										MAP3K4:0.00243
										SCAP:0.00240
										RET:0.00229
										ZNF133:0.00224
										SEC23B:0.00224
										PPP6C:0.00202
										RQCD1:0.00201
										NCOA6:0.00190
										JUN:0.00185
										PTMA:0.00182
										LATS2:0.00181
										GTPBP4:0.00178
										THSD7B:0.00173
										SMURF2:0.00138
										KIF1A:0.00135
										IGLL5:0.00132
										CD70:0.00131
										KLHDC7A:0.00124
										GRIA2:0.00123
										NSA2:0.00122
										NKX2-1:0.00115
										ACTC1:0.00107
										EZH2:0.00076
										CRHBP:0.00073
										ATG7:0.00070
										CSNK2A1:0.00066
										NONO:0.00066
										PLCB4:0.00036
										TNFAIP3:0.00028
