## Additional file 2 for "Novel Driver Strength Index highlights important cancer genes in TCGA PanCanAtlas patients": 2021_8_16_14_9_distribution_events_detailed_genes_DSI_top.tsv

7157	TP53	1.44664
673	BRAF	1.00268
5728	PTEN	0.93317
5290	PIK3CA	0.92150
	8p	0.87591
	17p	0.85033
	8q	0.71070
	1q	0.70681
	22	0.68374
	5q	0.63954
	7	0.61530
1029	CDKN2A	0.60404
	5p	0.60285
5925	RB1	0.57932
	13	0.57283
	14	0.56242
	20	0.55959
3845	KRAS	0.54447
8289	ARID1A	0.54286
	21	0.51297
	6q	0.50493
	3p	0.50487
	15	0.49158
	16q	0.48919
4609	MYC	0.46527
	3q	0.46124
	4	0.43205
2064	ERBB2	0.41563
	1p	0.39876
2033	EP300	0.39411
2195	FAT1	0.39042
	9p	0.38555
	18q	0.38364
55294	FBXW7	0.37252
	18	0.35315
472	ATM	0.35055
	9	0.34847
	19p	0.34707
	10	0.32902
	17q	0.32660
	16	0.32211
	19q	0.31948
	10q	0.31768
	6p	0.30952
	2p	0.30049
3417	IDH1	0.29994
4780	NFE2L2	0.29740
1499	CTNNB1	0.29000
	11p	0.28300
4893	NRAS	0.27847
	10p	0.27553
1387	CREBBP	0.27380
5295	PIK3R1	0.27316
4089	SMAD4	0.26931
	11	0.26526
196	AHR	0.26508
	12p	0.26176
	18p	0.26117
9611	NCOR1	0.25715
1956	EGFR	0.25138
7403	KDM6A	0.24971
9223	BAP1	0.24578
	8	0.24563
8085	KMT2D	0.24363
	20q	0.24194
	7p	0.24118
	4p	0.23742
4297	MLL	0.23565
	17	0.23007
5624	APC	0.22422
	16p	0.22404
546	ATRX	0.21608
2068	ERCC2	0.21513
9757	MLL2	0.20883
	9q	0.20799
	11q	0.20346
196528	ARID2	0.20073
	4q	0.19959
	3	0.19427
58508	MLL3	0.19210
58508	KMT2C	0.18892
	6	0.18331
3265	HRAS	0.17947
	12	0.17906
	5	0.17606
1105	CHD1	0.17591
	2	0.17577
2065	ERBB3	0.17366
11168	PSIP1	0.17344
8349	HIST2H2BE	0.16951
5934	RBL2	0.16701
8358	HIST1H3B	0.16666
23019	CNOT1	0.16550
	19	0.16322
8454	CUL1	0.16319
55193	PBRM1	0.15965
677	ZFP36L1	0.15549
10735	STAG2	0.15149
285382	C3orf70	0.14784
2261	FGFR3	0.14772
4763	NF1	0.14239
8831	RASA1	0.14233
8731	MET	0.13630
728378	ACTB	0.13017
100528016	CTNND1	0.12966
4193	MDM2	0.12603
29072	SETD2	0.12452
388	RHOB	0.12353
	2q	0.12287
7428	VHL	0.11964
1108	CHD4	0.11670
9817	KEAP1	0.11258
387	RHOA	0.11183
	20p	0.11130
	7q	0.11125
7248	TSC1	0.11100
10672	GNA13	0.10880
10664	CTCF	0.10858
	1	0.10759
2909	ARHGAP35	0.10450
1026	CDKN1A	0.09998
1107	CHD3	0.09697
7048	TGFBR2	0.09595
6256	RXRA	0.09351
8405	SPOP	0.09251
4214	MAP3K1	0.09229
2263	FGFR2	0.09000
284058	KIAA1267	0.08989
4087	SMAD2	0.08942
23122	CLASP2	0.08887
64324	NSD1	0.08759
3169	FOXA1	0.08648
207	AKT1	0.08601
1654	DDX3X	0.08177
841	CASP8	0.08154
865	CBFB	0.08140
5885	RAD21	0.08102
10181	RBM5	0.08080
8452	CUL3	0.08057
5518	PPP2R1A	0.07909
54433	GAR1	0.07829
4851	NOTCH1	0.07724
54880	BCOR	0.07612
51343	CDH1	0.07509
23451	SF3B1	0.07372
64321	SOX17	0.07322
284058	KANSL1	0.07305
6794	STK11	0.07207
4149	MAX	0.06727
57492	ARID1B	0.06561
463	ZFHX3	0.06481
6709	SPTAN1	0.06318
8880	FUBP1	0.06297
5426	POLE	0.06183
6654	SOS1	0.06084
23392	KIAA0368	0.06000
55252	ASXL2	0.05909
2874	GPS2	0.05877
378884	NHLRC1	0.05837
25942	SIN3A	0.05753
9757	KMT2B	0.05710
1730	DIAPH2	0.05677
390502	ATR	0.05663
51322	WAC	0.05620
2903	GRIN2A	0.05513
23047	PDS5B	0.05421
9967	THRAP3	0.05414
8241	RBM10	0.05345
6035	RAC1	0.05259
2316	FLNA	0.05215
100093631	GTF2I	0.05160
7750	ZMYM2	0.05074
6872	TAF1	0.05050
401262	CRIP3	0.05020
57466	SCAF4	0.05015
