## Additional file 2 for "Novel Driver Strength Index highlights important cancer genes in TCGA PanCanAtlas patients": 2021_8_16_14_9_distribution_events_detailed_genes_NDSI.tsv

SNA-based oncogenic events	CNA-based oncogenic events	Mixed oncogenic events	SNA-based tumor suppressor events	CNA-based tumor suppressor events	Mixed tumor suppressor events	Driver chromosome losses	Driver chromosome gains	Driver arm losses	Driver arm gains	Driver events of all classes
GTF2I:0.63890	SPOP:0.12197	MET:0.21464	ATRX:0.20772	CSDE1:0.26198	NF2:0.15232	12:0.08128	17:0.11088	19q:0.12342	5q:0.11538	GTF2I:0.60696
BRAF:0.58335	MET:0.10123	FGFR2:0.09696	CDH1:0.15800	VHL:0.15612	FUBP1:0.15022	3:0.08055	16:0.09452	12p:0.12233	19p:0.10354	EIF1AX:0.46362
EIF1AX:0.46027	PTPN11:0.10071	EGFR:0.09175	SETD2:0.15070	NF2:0.14161	CIC:0.14165	1:0.07539	10:0.08909	12q:0.09387	17p:0.09784	ZMYM3:0.31661
GNAQ:0.27502	LZTR1:0.09014	BRAF:0.07163	KDM5C:0.13977	FUBP1:0.13974	VHL:0.13807	10:0.06531	11:0.08807	20p:0.08376	4p:0.08888	GNAQ:0.27250
GNA11:0.22102	SDHA:0.08758	CHD4:0.05817	CIC:0.13497	CDKN2C:0.13712	ATRX:0.13678	5:0.06004	4:0.08076	2p:0.08288	4q:0.08258	CSDE1:0.26198
IDH1:0.20172	PDGFRA:0.08144	KRAS:0.05795	NIPBL:0.13135	PCF11:0.13091	PBRM1:0.12463	22:0.05891	9:0.07926	3q:0.07080	9q:0.07421	GNA11:0.22382
FOXA1:0.18161	SMARCA4:0.07381	PPP2R1A:0.04712	ZBTB20:0.11948	CIC:0.12796	SETD2:0.10809	13:0.05517	5:0.07613	18p:0.06719	11q:0.07409	BRAF:0.19512
IDH2:0.15364	FOXA1:0.07013	FGFR3:0.04663	SMAD4:0.10913	TCEB1:0.11150	BAP1:0.09120	2:0.05440	12:0.07110	1p:0.05973	16p:0.06771	CUL4B:0.18057
MTOR:0.15247	KRT15:0.06978	PIK3CA:0.04131	ACVR2A:0.10109	ATRX:0.10906	CBFB:0.08654	17:0.05421	15:0.06929	6p:0.05860	8p:0.06670	ATRX:0.16282
NRAS:0.14785	MYC:0.06729	ERBB3:0.04022	BAP1:0.10069	HIF1A:0.09988	CDH1:0.08393	19:0.05261	18:0.06498	7p:0.05290	16q:0.06186	IDH1:0.15963
AKT1:0.14680	BRAF:0.06550	NFE2L2:0.03559	GATA3:0.09885	KDM5C:0.09591	MAP2K4:0.07367	18:0.05203	13:0.06212	3p:0.05205	12q:0.05624	VHL:0.15502
SMARCA4:0.13643	CRIP3:0.06369	ERBB2:0.03159	CASP8:0.09882	SETD2:0.08704	AXIN1:0.07083	21:0.04905	7:0.05539	16q:0.05176	1q:0.05414	IDH2:0.14974
GNAS:0.12708	IDH1:0.06146	MYC:0.03159	RNF43:0.09159	BAP1:0.08581	SMAD4:0.07045	9:0.04268	8:0.05459	10p:0.04946	9p:0.05062	NF2:0.14698
HRAS:0.12612	SRC:0.06110	CTNNB1:0.03086	SMAD2:0.08381	CHD8:0.08419	PTEN:0.06522	11:0.04059	2:0.05418	4q:0.04717	2q:0.04663	MYD88:0.14625
KRAS:0.09984	TBC1D22B:0.05980		SOX9:0.08227	PBRM1:0.07648	APC:0.06267	4:0.03956	6:0.05341	17q:0.04672	20q:0.04347	MTOR:0.14522
GABRA6:0.09553	EGFR:0.05577		NUP133:0.08216	CBFB:0.07537	STK11:0.06119	6:0.03897	14:0.05104	8p:0.04460	7p:0.04345	FUBP1:0.14249
MAP2K7:0.08986	PCBP1:0.05543		TBX3:0.07839	ARID1B:0.07440	NF1:0.05823	14:0.03871	20:0.04773	9p:0.04403	6p:0.04290	PCF11:0.14083
APOB:0.08619	TGFBR1:0.05510		TGIF1:0.07639	TCF12:0.07118	MLL3:0.04817	15:0.03558	19:0.04605	11q:0.04367	7q:0.04290	CDKN2C:0.13597
MYC:0.08362	CREB3L3:0.05497		APC:0.07400	CDK12:0.07079	NSD1:0.04655	16:0.03316	3:0.03924	6q:0.04278	8q:0.04197	CIC:0.13575
SPOP:0.07864	TRIM49L2:0.05276		TCF7L2:0.07364	MAX:0.06850	TP53:0.04594		22:0.03858	17p:0.04117	3q:0.04039	NIPBL:0.13291
PCBP1:0.07853	GNAS:0.05256		NOTCH1:0.07124	MMP3:0.06832	RASA1:0.04585		1:0.03768	9q:0.03966	20p:0.03800	TMSB4X:0.12846
KIT:0.07413	KIT:0.05185		RPS6KA3:0.07057	LATS1:0.06764	NOTCH1:0.04342		21:0.03326	11p:0.03746	17q:0.03766	ZBTB20:0.12690
ERBB4:0.07347	AKT1:0.05121		RASA1:0.06829	RNF43:0.06605	FBXW7:0.04162			18q:0.03734	12p:0.03727	CARD11:0.12676
EGFR:0.07166	APOB:0.05106		HLA-B:0.06792	BRCA1:0.06175	RB1:0.03983			4p:0.03710	5p:0.03682	MET:0.11185
TTN:0.06379	MDM2:0.05067		AMER1:0.06700	ACVR2A:0.06135	KMT2C:0.03901			16p:0.03556	10p:0.03460	TCEB1:0.11150
OR4C16:0.06096	TRRAP:0.05000		ALB:0.06385	CDKN1B:0.06120	EP300:0.03174			10q:0.03466	19q:0.03423	KDM5C:0.11085
PIK3CA:0.05683	EEF1A1:0.04829		STK11:0.06141	TP53:0.06087	ARID1A:0.03002			5q:0.03384	2p:0.03181	PTPN11:0.10708
GRIN2A:0.05554	FAM40A:0.04746		NF1:0.05904	RPS6KA3:0.06065	NCOR1:0.02999			19p:0.03374	18p:0.03098	HIF1A:0.10082
KDR:0.05444	KDR:0.04735		NCOR1:0.05766	BRD7:0.06043	ATM:0.02867			2q:0.03262	3p:0.02834	MEN1:0.10049
SF3B1:0.05240	HNRNPA2B1:0.04732		CUL3:0.05742	STK11:0.06035	CREBBP:0.02771					SETD2:0.09703
MUC16:0.05033	FLNA:0.04620		PIK3R1:0.05678	CDH1:0.05950	MLL:0.02729					PIM1:0.09702
CCND1:0.04855	GRIN2A:0.04613		PTEN:0.05500	BMPR2:0.05757	ARID2:0.02666					GATA3:0.09617
PIK3R2:0.04816	DICER1:0.04597		CNBD1:0.05498	TGIF1:0.05720	FAT1:0.02646					SMARCA4:0.09332
CTNNB1:0.04732	PIK3CA:0.04569		TP53:0.05395	PIK3R1:0.05674	KDM6A:0.02582					LZTR1:0.08952
OR2G2:0.04489	TBCB:0.04483		FAM123B:0.05374	SMAD2:0.05665	KMT2D:0.02524					PDGFRA:0.08766
MYCN:0.04347	SOX17:0.04424		MGA:0.05100	APC:0.05638	MLL2:0.02524					BAP1:0.08715
KEAP1:0.04174	RAC1:0.04366		FBXW7:0.04951	AXIN1:0.05551	STAG2:0.02340					FOXA1:0.08639
FGFR3:0.04085	CHD4:0.04363		AJUBA:0.04933	TSC2:0.05514						SDHA:0.08632
ACVR1:0.03991	SOS1:0.04348		ARID1A:0.04842	CASP8:0.05420						CHD8:0.08455
ERBB2:0.03965	FGFR2:0.04344		NSD1:0.04835	CDKN2A:0.05404						KRT15:0.08447
NFE2L2:0.03915	CCND1:0.04312		MAP3K1:0.04548	FTSJD1:0.05268						SPOP:0.08410
TAF1:0.03884	PPP2R1A:0.04293		CTCF:0.04448	MAP2K4:0.05226						MAP2K7:0.08392
CHD4:0.03790	ITGB1:0.04241		PBRM1:0.04447	NF1:0.05213						SOX9:0.08179
SI:0.03696	KRAS:0.04221		CREBBP:0.04367	PRKACA:0.05200						RNF43:0.07930
FGFR2:0.03583	U2AF1:0.04217		KLF5:0.04366	TOP2A:0.05186						GABRA6:0.07827
PPP2R1A:0.03486	PIK3R2:0.04202		BCOR:0.04160	SMAD4:0.05132						17:0.07722
RHOA:0.03404	MAPK1:0.04173		KMT2B:0.04006	TGFBR2:0.05117						CDK12:0.07622
SOS1:0.03390	KEAP1:0.04163		ARID2:0.03980	PTEN:0.05036						CBFB:0.07586
POLE:0.03258	MYCN:0.04069		KMT2D:0.03968	HLA-B:0.04948						CDH1:0.07559
DICER1:0.03240	HRAS:0.04053		RB1:0.03937	ARAF:0.04940						ACVR2A:0.07499
ATR:0.03179	ATR:0.04004		MAX:0.03862	ARID1A:0.04822						NUP133:0.07481
RXRA:0.03140	MYH9:0.03965		FOXA2:0.03851	TBX3:0.04717						ARID1B:0.07336
RHOB:0.02867	POLE:0.03904		INPPL1:0.03825	MGA:0.04689						TCF7L2:0.07277
ERBB3:0.02813	RRAS2:0.03903		ZFHX3:0.03743	USP9X:0.04622						5:0.07187
ERCC2:0.02602	TAF1:0.03849		CHD3:0.03724	MAP3K1:0.04557						BMPR2:0.07183
	ACVR1:0.03765		ATM:0.03654	CTCF:0.04547						TCF12:0.07171
	RAD21:0.03623		KMT2C:0.03633	CYLD:0.04402						12:0.07138
	SF3B1:0.03566		RBM10:0.03630	CUL3:0.04357						GLT8D2:0.07077
	PIK3CG:0.03474		SIN3A:0.03591	KDM6A:0.04247						MMP3:0.07025
	CTNNB1:0.03442		ARHGAP35:0.03583	KIF5B:0.04210						LATS1:0.06997
	ERBB3:0.03432		FAT1:0.03509	CUX1:0.04170						HRAS:0.06929
	ERBB2:0.03426		SCAF4:0.03507	RB1:0.04145						PBRM1:0.06854
	BCLAF1:0.03251		EP300:0.03450	RBM10:0.03995						AMER1:0.06679
	NFE2L2:0.03195		KDM6A:0.03403	ZFHX3:0.03987						10:0.06656
	NRAS:0.03128		ZMYM2:0.03382	NOTCH1:0.03949						MYC:0.06601
	FGFR3:0.03010		CUX1:0.03382	RASA1:0.03905						GNAS:0.06593
	GNA13:0.02915		PDS5B:0.03326	MLL3:0.03896						RPS6KA3:0.06590
	RHOA:0.02872		CDKN2A:0.03324	ARID2:0.03850						EEF1A1:0.06564
	CLASP2:0.02861		CDKN1A:0.03321	HLA-A:0.03849						AKT1:0.06500
	SMARCA2:0.02845		MSH6:0.03291	MLL4:0.03757						CDKN1B:0.06469
	C3orf70:0.02815		ATF7IP:0.03246	BCOR:0.03717						ALB:0.06445
	ACTB:0.02732		ELF3:0.03235	PDS5B:0.03669						PCBP1:0.06442
	RXRA:0.02713		TSC1:0.03232	SCAF4:0.03666						TGIF1:0.06408
	HIST2H2BE:0.02701		EPHA2:0.03215	SIN3A:0.03652						CRIP3:0.06364
	SF1:0.02665		MLL2:0.03141	DYRK1A:0.03639						TSC2:0.06303
	GAR1:0.02663		ASXL2:0.03119	ZMYM2:0.03636						APC:0.06276
	HIST1H3B:0.02662		CTNND1:0.03109	ARHGAP35:0.03602						TTN:0.06138
	AHR:0.02656		MLL3:0.03010	CHD3:0.03546						BRCA1:0.06137
	ERCC2:0.02645		DIAPH2:0.02869	ATF7IP:0.03513						RFC1:0.06123
	KIAA0368:0.02642		KMT2A:0.02859	STAG2:0.03502						SRC:0.06110
	RHOB:0.02619		KANSL1:0.02858	NSD1:0.03494						CASP8:0.06095
	CUL1:0.02591		STAG2:0.02841	FBXW7:0.03353						STK11:0.06058
			ZFP36L1:0.02621	MLL2:0.03223						BRD7:0.06045
				EP300:0.03209						HIST1H1E:0.06039
				FAT1:0.03190						TBC1D22B:0.06032
				KLF5:0.03083						EGFR:0.06013
				DIAPH2:0.03037						ERBB4:0.06009
				ATM:0.03028						12q:0.05983
				EPHA2:0.02989						1p:0.05977
				PSIP1:0.02965						AXIN1:0.05904
				KIAA1267:0.02942						KIT:0.05869
				MLL:0.02937						SMAD2:0.05762
				GPS2:0.02923						MAX:0.05661
				WAC:0.02877						PIK3R1:0.05658
				NCOR1:0.02869						16p:0.05658
				RBM5:0.02830						13:0.05628
				TSC1:0.02822						PRKACA:0.05596
				DDX3X:0.02807						22:0.05573
				CREBBP:0.02749						APOB:0.05564
				ASXL2:0.02749						CREB3L3:0.05543
				THRAP3:0.02744						7:0.05539
				CHD1:0.02696						HLA-B:0.05504
				NHLRC1:0.02695						8:0.05502
				CTNND1:0.02678						CNBD1:0.05498
				ZFP36L1:0.02566						MAP2K4:0.05495
				RBL2:0.02550						SMAD4:0.05491
				CNOT1:0.02499						FAM123B:0.05489
				CDKN1A:0.02480						NF1:0.05482
										TGFBR1:0.05471
										OR4C16:0.05445
										2:0.05427
										1q:0.05415
										PTCH1:0.05361
										TP53:0.05336
										TBX3:0.05336
										TGFBR2:0.05329
										TOP2A:0.05311
										TRIM49L2:0.05266
										PTEN:0.05250
										18:0.05236
										16q:0.05185
										CYLD:0.05165
										KRAS:0.05135
										NOTCH1:0.05119
										TRRAP:0.05065
										GRIN2A:0.05059
										NRAS:0.05054
										MUC16:0.05033
										MDM2:0.05024
										ARAF:0.05018
										3:0.04947
										PIK3CA:0.04877
										FAM40A:0.04872
										PLCB1:0.04871
										CDKN2A:0.04841
										KDR:0.04827
										20:0.04773
										MGA:0.04770
										19:0.04763
										3p:0.04760
										4q:0.04756
										HNRNPA2B1:0.04753
										1:0.04718
										USP9X:0.04708
										FTSJD1:0.04690
										CUL3:0.04682
										RAC1:0.04678
										11q:0.04644
										ARID1A:0.04625
										CCND1:0.04615
										FLNA:0.04597
										9q:0.04591
										MAPK1:0.04583
										MAP2K1:0.04575
										TBCB:0.04569
										MAP3K1:0.04558
										CTCF:0.04501
										16:0.04483
										8p:0.04472
										6p:0.04466
										SOX17:0.04465
										9:0.04464
										OR2G2:0.04419
										9p:0.04414
										ITGB1:0.04373
										7p:0.04369
										20q:0.04347
										CMTR2:0.04333
										PIK3R2:0.04328
										U2AF1:0.04319
										7q:0.04290
										AJUBA:0.04284
										6q:0.04270
										KIF5B:0.04210
										11:0.04207
										SF3B1:0.04202
										8q:0.04197
										3q:0.04187
										19q:0.04170
										KEAP1:0.04165
										MYCN:0.04159
										17p:0.04153
										CHD4:0.04144
										6:0.04133
										21:0.04131
										MYH9:0.04123
										CTNNB1:0.04105
										RB1:0.04099
										FGFR2:0.04079
										HLA-A:0.04059
										BCOR:0.04057
										RASA1:0.04029
										4:0.04009
										KMT2B:0.04006
										20p:0.03998
										14:0.03952
										SOS1:0.03917
										ACVR1:0.03912
										TAF1:0.03884
										12p:0.03877
										4p:0.03873
										FOXA2:0.03851
										PPP2R1A:0.03844
										RBM10:0.03839
										MLL4:0.03834
										DYRK1A:0.03807
										NSD1:0.03801
										17q:0.03787
										ZFHX3:0.03781
										INPPL1:0.03771
										11p:0.03765
										10p:0.03754
										18q:0.03743
										FBXW7:0.03742
										KMT2D:0.03710
										SI:0.03698
										5p:0.03690
										KMT2C:0.03649
										ARID2:0.03643
										RAD21:0.03637
										15:0.03630
										CHD3:0.03629
										SIN3A:0.03615
										ARHGAP35:0.03604
										19p:0.03583
										MLL3:0.03573
										CUX1:0.03558
										KDM6A:0.03530
										SCAF4:0.03530
										ATR:0.03520
										DICER1:0.03501
										PIK3CG:0.03478
										10q:0.03477
										PDS5B:0.03469
										2q:0.03449
										ERBB2:0.03449
										ZMYM2:0.03435
										5q:0.03427
										POLE:0.03426
										RRAS2:0.03414
										NFE2L2:0.03349
										18p:0.03316
										ATF7IP:0.03305
										2p:0.03303
										KLF5:0.03296
										MSH6:0.03280
										EP300:0.03270
										FGFR3:0.03264
										FAT1:0.03214
										ATM:0.03185
										ERBB3:0.03184
										ELF3:0.03095
										EPHA2:0.03081
										MLL2:0.03079
										RHOA:0.02998
										DIAPH2:0.02988
										GPS2:0.02950
										PSIP1:0.02940
										NCOR1:0.02933
										STAG2:0.02931
										GNA13:0.02910
										TSC1:0.02897
										MLL:0.02891
										SMARCA2:0.02879
										BCLAF1:0.02873
										ASXL2:0.02867
										KANSL1:0.02858
										CREBBP:0.02846
										RBM5:0.02835
										CTNND1:0.02819
										C3orf70:0.02795
										WAC:0.02794
										SF1:0.02787
										RXRA:0.02786
										THRAP3:0.02776
										ACTB:0.02755
										CLASP2:0.02750
										KMT2A:0.02746
										DDX3X:0.02729
										NHLRC1:0.02719
										HIST2H2BE:0.02711
										KIAA1267:0.02709
										CHD1:0.02706
										KIAA0368:0.02694
										RHOB:0.02685
										HIST1H3B:0.02684
										ZEB2:0.02682
										AHR:0.02663
										CDKN1A:0.02639
										ERCC2:0.02624
										GAR1:0.02621
										CUL1:0.02607
										ZFP36L1:0.02591
										RBL2:0.02559
										CNOT1:0.02517
										SPTAN1:0.02511
