## Additional file 2 for "Novel Driver Strength Index highlights important cancer genes in TCGA PanCanAtlas patients": 2021_8_16_14_9_distribution_events_detailed_genes_NDSI_top.tsv

100093631	GTF2I	0.63890
673	BRAF	0.58335
1964	EIF1AX	0.46362
9203	ZMYM3	0.31661
2776	GNAQ	0.27502
7812	CSDE1	0.26198
2767	GNA11	0.22382
8731	MET	0.21464
546	ATRX	0.20772
3417	IDH1	0.20172
3169	FOXA1	0.18161
8450	CUL4B	0.18057
51343	CDH1	0.15800
7428	VHL	0.15612
3418	IDH2	0.15364
2475	MTOR	0.15247
4771	NF2	0.15232
29072	SETD2	0.15070
8880	FUBP1	0.15022
4893	NRAS	0.14785
207	AKT1	0.14680
4615	MYD88	0.14625
23152	CIC	0.14165
51585	PCF11	0.14083
8242	KDM5C	0.13977
1031	CDKN2C	0.13712
6597	SMARCA4	0.13643
25836	NIPBL	0.13291
7114	TMSB4X	0.12846
2778	GNAS	0.12708
26137	ZBTB20	0.12690
84433	CARD11	0.12676
3265	HRAS	0.12612
55193	PBRM1	0.12463
	19q	0.12342
	12p	0.12233
8405	SPOP	0.12197
	5q	0.11538
6921	TCEB1	0.11150
	17	0.11088
4089	SMAD4	0.10913
5781	PTPN11	0.10708
	19p	0.10354
92	ACVR2A	0.10109
3091	HIF1A	0.10082
9223	BAP1	0.10069
4221	MEN1	0.10049
3845	KRAS	0.09984
2625	GATA3	0.09885
841	CASP8	0.09882
	17p	0.09784
9361	PIM1	0.09702
2263	FGFR2	0.09696
2559	GABRA6	0.09553
	16	0.09452
	12q	0.09387
1956	EGFR	0.09175
54894	RNF43	0.09159
8216	LZTR1	0.09014
5609	MAP2K7	0.08986
	10	0.08909
	4p	0.08888
	11	0.08807
5156	PDGFRA	0.08766
6389	SDHA	0.08758
865	CBFB	0.08654
338	APOB	0.08619
57680	CHD8	0.08455
3866	KRT15	0.08447
4087	SMAD2	0.08381
	20p	0.08376
4609	MYC	0.08362
	2p	0.08288
	4q	0.08258
6662	SOX9	0.08227
55746	NUP133	0.08216
	12	0.08128
	4	0.08076
	3	0.08055
	9	0.07926
5093	PCBP1	0.07853
6926	TBX3	0.07839
7050	TGIF1	0.07639
51755	CDK12	0.07622
	5	0.07613
	1	0.07539
57492	ARID1B	0.07440
	9q	0.07421
3815	KIT	0.07413
	11q	0.07409
5624	APC	0.07400
6416	MAP2K4	0.07367
6934	TCF7L2	0.07364
2066	ERBB4	0.07347
659	BMPR2	0.07183
6938	TCF12	0.07171
4851	NOTCH1	0.07124
8312	AXIN1	0.07083
	3q	0.07080
83468	GLT8D2	0.07077
6197	RPS6KA3	0.07057
4314	MMP3	0.07025
9113	LATS1	0.06997
	15	0.06929
4149	MAX	0.06850
8831	RASA1	0.06829
3106	HLA-B	0.06792
	16p	0.06771
	18p	0.06719
139285	AMER1	0.06700
	8p	0.06670
1915	EEF1A1	0.06564
5728	PTEN	0.06522
	18	0.06498
1027	CDKN1B	0.06469
213	ALB	0.06445
7276	TTN	0.06379
401262	CRIP3	0.06369
7249	TSC2	0.06303
	13	0.06212
	16q	0.06186
672	BRCA1	0.06175
6794	STK11	0.06141
6573	RFC1	0.06123
6714	SRC	0.06110
219428	OR4C16	0.06096
7157	TP53	0.06087
29117	BRD7	0.06045
3008	HIST1H1E	0.06039
55633	TBC1D22B	0.06032
	1p	0.05977
4763	NF1	0.05904
	22	0.05891
	6p	0.05860
1108	CHD4	0.05817
9611	NCOR1	0.05766
8452	CUL3	0.05742
5290	PIK3CA	0.05683
5295	PIK3R1	0.05678
5578	PRKACA	0.05596
2903	GRIN2A	0.05554
84699	CREB3L3	0.05543
	7	0.05539
7046	TGFBR1	0.05510
	8	0.05502
168975	CNBD1	0.05498
139285	FAM123B	0.05489
3791	KDR	0.05444
	2	0.05440
	1q	0.05415
1029	CDKN2A	0.05404
5727	PTCH1	0.05361
	6	0.05341
7048	TGFBR2	0.05329
7153	TOP2A	0.05311
	7p	0.05290
642612	TRIM49L2	0.05276
55783	FTSJD1	0.05268
	19	0.05261
23451	SF3B1	0.05240
	3p	0.05205
1540	CYLD	0.05165
	14	0.05104
23269	MGA	0.05100
4193	MDM2	0.05067
8295	TRRAP	0.05065
	9p	0.05062
94025	MUC16	0.05033
369	ARAF	0.05018
