## Additional file 2 for "Novel Driver Strength Index highlights important cancer genes in TCGA PanCanAtlas patients": 2021_8_16_14_9_distribution_events_detailed_males_genes_DSI.tsv

SNA-based oncogenic events	CNA-based oncogenic events	Mixed oncogenic events	SNA-based tumor suppressor events	CNA-based tumor suppressor events	Mixed tumor suppressor events	Driver chromosome losses	Driver chromosome gains	Driver arm losses	Driver arm gains	Driver events of all classes
BRAF:0.45959	MYC:0.50280	PIK3CA:0.08556	TP53:0.86587	PTEN:0.77435	TP53:0.31108	14:0.48744	7:0.72279	8p:0.89778	8q:0.75237	TP53:1.51473
IDH1:0.29858	PIK3CA:0.50253	KRAS:0.05543	KMT2D:0.24920	CDKN2A:0.56044	PTEN:0.12151	13:0.46680	20:0.56475	17p:0.80882	5p:0.61550	PTEN:0.96106
PIK3CA:0.23716	KRAS:0.38522	EGFR:0.05221	ARID1A:0.17741	RB1:0.35471	RB1:0.07524	22:0.46663	8:0.23885	5q:0.63161	1q:0.55591	8p:0.91057
CTNNB1:0.16289	BRAF:0.31029	BRAF:0.03491	ATRX:0.14340	TP53:0.33778	VHL:0.05505	15:0.43059	21:0.21816	3p:0.49601	3q:0.41290	PIK3CA:0.82525
KRAS:0.10848	ERBB2:0.27556	NFE2L2:0.03170	CDKN2A:0.13059	FBXW7:0.27615	PBRM1:0.04895	4:0.40720	12:0.20879	6q:0.47666	17q:0.33718	17p:0.82303
HRAS:0.09244	AHR:0.26287	ERBB2:0.03008	APC:0.09078	SMAD4:0.27348	FAT1:0.04635	21:0.39682	17:0.18468	1p:0.42809	12p:0.27212	BRAF:0.80480
SPOP:0.08427	EGFR:0.24200	CUL1:0.02514	KDM6A:0.08990	ARID1A:0.24026	KDM6A:0.04470	18:0.38707	16:0.16969	18q:0.42563	7p:0.26804	8q:0.75237
NRAS:0.07845	NFE2L2:0.23926	C3orf70:0.01635	KMT2C:0.07760	MLL:0.21120	ARID1A:0.04367	10:0.35095	19:0.12928	16q:0.41054	18p:0.25155	7:0.72279
ERBB3:0.07553	HIST1H3B:0.17284	MET:0.01460	ATM:0.07730	PIK3R1:0.20934	NCOR1:0.04268	9:0.31664	3:0.12388	9p:0.38025	2p:0.24656	CDKN2A:0.69376
ERCC2:0.05771	HIST2H2BE:0.16435	BCLAF1:0.01453	FAT1:0.07100	EP300:0.20593	APC:0.04205	11:0.24656	13:0.12278	10q:0.33791	6p:0.24035	5q:0.64616
KEAP1:0.05444	MET:0.14996	FGFR3:0.01116	PTEN:0.06520	FAT1:0.20053	ATM:0.03456	16:0.18387	5:0.12057	19p:0.29716	20q:0.22858	5p:0.62127
NFE2L2:0.05232	MDM2:0.14060	CTNNB1:0.01079	FBXW7:0.05762	CREBBP:0.19607	ARID2:0.03274	6:0.13657	22:0.10425	11p:0.24479	19q:0.17868	21:0.61498
SI:0.04903	NRAS:0.13956	SMARCA2:0.01009	STAG2:0.05694	RBL2:0.18056	KMT2D:0.03117	3:0.09060	2:0.09328	4p:0.21818	10p:0.13927	13:0.58958
GTF2I:0.04776	ACTB:0.13547	AHR:0.00921	MLL2:0.05611	RASA1:0.17391	MLL2:0.03117	5:0.06633	14:0.07159	4q:0.21382	7q:0.11390	22:0.57087
GNAQ:0.04493	CUL1:0.13449	ACTB:0.00892	ARID2:0.05592	CHD1:0.17096	STAG2:0.02938	17:0.06027	1:0.04439	11q:0.16593	20p:0.11214	20:0.56475
GRIN2A:0.03949	ERCC2:0.12048	ERCC2:0.00804	NF1:0.05241	BAP1:0.17046	EP300:0.02747	2:0.05893	9:0.03576	9q:0.13990	16p:0.09200	14:0.55903
SF3B1:0.03902	CTNNB1:0.11922	ERBB3:0.00696	MLL3:0.04575	NCOR1:0.17029	SMAD4:0.02488	19:0.05720	6:0.02611	19q:0.08998	9q:0.07403	1q:0.55655
FGFR3:0.03527	C3orf70:0.11461	KIAA0368:0.00671	NOTCH1:0.04345	ATM:0.16516	SETD2:0.02313	1:0.04740	15:0.02175	10p:0.08981	3p:0.04448	KRAS:0.54913
FOXA1:0.03287	FGFR3:0.11042	PIK3CG:0.00644	KANSL1:0.04118	KDM6A:0.15475	CREBBP:0.02047	12:0.00451	11:0.01859	2q:0.07096	12q:0.03822	3p:0.54048
SPTAN1:0.02871	GNA13:0.10858	GRIN2A:0.00578	EP300:0.03910	CNOT1:0.14005	NF1:0.02003	8:0.00153	18:0.01110	6p:0.06305	19p:0.03602	MYC:0.51566
RXRA:0.02692	HRAS:0.10497	KEAP1:0.00463	ZFP36L1:0.03887	PSIP1:0.13968	FUBP1:0.02001		4:0.01035	16p:0.04813	11q:0.03005	6q:0.47666
GNA11:0.02615	RAD21:0.10176	PDGFRA:0.00437	KMT2A:0.03819	ARID2:0.11690	MLL3:0.01996			3q:0.04358	2q:0.01865	ARID1A:0.46133
SMARCA4:0.02610	KEAP1:0.09331	HRAS:0.00393	CREBBP:0.03517	APC:0.11232	BAP1:0.01895			18p:0.02081	4p:0.01617	RB1:0.46069
RHOA:0.02525	ERBB3:0.09188	GNA13:0.00357	CDKN1A:0.03385	ZFP36L1:0.11157	NSD1:0.01567			20p:0.01985	5q:0.01454	3q:0.45647
EIF1AX:0.02482	RXRA:0.08999	HIST1H3B:0.00348	PIK3R1:0.03114	MLL2:0.11070	TSC1:0.01412			12p:0.01356	17p:0.01421	15:0.45234
RHOB:0.02274	RHOA:0.08633	FOXA1:0.00317	RB1:0.03074	MLL3:0.10497	THRAP3:0.01351			2p:0.00960	8p:0.01279	1p:0.42884
CLASP2:0.02179	RHOB:0.08105	MYC:0.00307	SETD2:0.03028	TGFBR2:0.09858	CIC:0.01315			12q:0.00718	9p:0.00865	18q:0.42808
TTN:0.02027	CLASP2:0.08036	SPTAN1:0.00303	WAC:0.02985	SMAD2:0.09624	ATRX:0.01264			5p:0.00577	4q:0.00647	4:0.41755
ERBB2:0.01800	FLNA:0.06927	NRAS:0.00293	NSD1:0.02811	SETD2:0.09611	CDKN1A:0.01257			1q:0.00065	16q:0.00589	16q:0.41643
MET:0.01528	RAC1:0.06856	KIT:0.00285	CIC:0.02750	RBM5:0.09574	KMT2C:0.01233				11p:0.00324	18:0.39817
GNAS:0.01380	CRIP3:0.06219	CRIP3:0.00266	ALB:0.02674	CUL3:0.08694	STK11:0.01221				18q:0.00245	9p:0.38891
ACTB:0.01243	GAR1:0.05345	EPAS1:0.00260	ASXL2:0.02587	TSC1:0.08237	PSIP1:0.01149				1p:0.00076	16:0.35356
ERBB4:0.01151	SF1:0.05278	HIST2H2BE:0.00260	MLL:0.02583	ARID1B:0.07786	RASA1:0.01143					9:0.35241
GNA13:0.01122	MYH9:0.05201	RAD21:0.00258	ZMYM3:0.02523	CDKN1A:0.07762	AXIN1:0.01042					10:0.35095
AHR:0.01008	SMARCA2:0.04888	MYH9:0.00237	CUL3:0.02516	GPS2:0.07549	FBXW7:0.00890					IDH1:0.34342
MYC:0.00979	MAPK1:0.04800	CARD11:0.00189	SMAD4:0.02486	NSD1:0.07412	MLL:0.00888					FBXW7:0.34267
CUL1:0.00856	IDH1:0.04419	NOMO1:0.00184	ELF3:0.02359	PBRM1:0.06945	NF2:0.00823					10q:0.33791
RAC1:0.00841	PIK3CG:0.04122	RHOB:0.00184	KIAA1267:0.02347	DDX3X:0.06884	CNOT1:0.00726					17q:0.33718
IDH2:0.00836	SPTAN1:0.03957	KDR:0.00163	RBM10:0.02063	NHLRC1:0.06701	GPS2:0.00666					19p:0.33318
MTOR:0.00806	KIAA0368:0.03821	SMARCA4:0.00155	CTNND1:0.01996	ATRX:0.06456	KMT2A:0.00663					ERBB2:0.32365
SF1:0.00801	FOXA1:0.02976	SDHA:0.00152	CDH1:0.01985	BRD7:0.06326	ZFP36L1:0.00556					NFE2L2:0.32327
EEF1A1:0.00798	SMARCA4:0.02870	RAC1:0.00152	BAP1:0.01780	WAC:0.06217	NOTCH1:0.00519					SMAD4:0.32322
KDR:0.00773	SPOP:0.02695	TRIM49C:0.00152	TSC1:0.01667	HLA-A:0.05902	BRD7:0.00501					FAT1:0.31788
KIT:0.00757	CREB3L3:0.02638	TRIM49L2:0.00152	DIAPH2:0.01586	VHL:0.05859	HLA-A:0.00444					6p:0.30340
OR2G2:0.00635	TRIM49L2:0.02488	TRRAP:0.00150	AMER1:0.01560	NF1:0.05560	DIAPH2:0.00438					EGFR:0.29801
BCLAF1:0.00614	FGFR2:0.02280	RHOA:0.00149	RNF43:0.01512	ASXL2:0.05354	TSC2:0.00368					CTNNB1:0.29290
SMARCA2:0.00606	SRC:0.02187	FLNA:0.00143	DDX3X:0.01418	FUBP1:0.04960	CHD1:0.00357					KDM6A:0.28934
MUC16:0.00548	PDGFRA:0.02171	TTN:0.00141	PBRM1:0.01285	CTNND1:0.04933	EPHA2:0.00337					12p:0.28568
OR4C16:0.00548	GNAS:0.02170	DNAH5:0.00119	RASA1:0.01157	STAG2:0.04783	RBM10:0.00312					AHR:0.28216
MAPK1:0.00536	TGFBR1:0.02098	SF1:0.00101	SOX9:0.01131	CHD3:0.04678	TGFBR2:0.00298					KMT2D:0.28037
APOB:0.00492	GRIN2A:0.02088	APOB:0.00083	EPHA2:0.01112	THRAP3:0.04668	CYLD:0.00295					ATM:0.27701
COL5A1:0.00485	APOB:0.02015	GABRA6:0.00080	TCF7L2:0.01108	NOTCH1:0.04326	ARHGAP35:0.00291					EP300:0.27249
AKT1:0.00472	KDR:0.01982	ERBB4:0.00080	KDM5C:0.01056	STK11:0.04200	CDKN2A:0.00272					18p:0.27235
PIK3CG:0.00460	BCLAF1:0.01882	PIM1:0.00079	HLA-B:0.01040	ARHGAP35:0.04069	CMTR2:0.00255					19q:0.26866
MDM2:0.00445	SOS1:0.01860	MDM2:0.00079	KLF5:0.01028	MAX:0.03889	FTSJD1:0.00255					7p:0.26804
GABRA6:0.00438	TBC1D22B:0.01807	TBC1D22B:0.00079	ACVR2A:0.01023	EPHA2:0.03752	CUL3:0.00239					11:0.26515
MAP2K7:0.00438	TRRAP:0.01753	GLT8D2:0.00072	CASP8:0.00997	KLF5:0.03716	ASXL2:0.00237					2p:0.25616
MED12:0.00434	KIT:0.01558	MYD88:0.00071	NIPBL:0.00917	NF2:0.03654	SMAD2:0.00222					CREBBP:0.25171
C3orf70:0.00422	ITGB1:0.01477	U2AF1:0.00071	BCOR:0.00891	CHD8:0.03602	ACVR2A:0.00217					11p:0.24802
ZEB2:0.00405	SDHA:0.01350	FGFR2:0.00071	ARHGAP35:0.00850	DIAPH2:0.03565	AJUBA:0.00212					MLL:0.24592
CARD11:0.00388	HNRNPA2B1:0.01293	IDH1:0.00065	CNBD1:0.00838	KIAA1267:0.03416	PCF11:0.00174					APC:0.24515
EGFR:0.00379	SF3B1:0.01218		TSC2:0.00830	CDKN2C:0.03275	BMPR2:0.00174					17:0.24495
MYD88:0.00369	EEF1A1:0.01145		ZBTB20:0.00822	CASP8:0.03250	PIK3R1:0.00161					PIK3R1:0.24210
MYH9:0.00367	U2AF1:0.01107		VHL:0.00729	KIF5B:0.03237	ARID1B:0.00152					8:0.24039
PCBP1:0.00356	FAM40A:0.00920		NUP133:0.00722	RBM10:0.03049	RBL2:0.00145					4p:0.23435
CYSLTR2:0.00343	AKT2:0.00915		TGIF1:0.00686	CSDE1:0.02892	MGA:0.00144					10p:0.22908
KRT15:0.00340	LZTR1:0.00856		FAM123B:0.00668	ACVR2A:0.02535	NIPBL:0.00109					20q:0.22858
FLNA:0.00339	PTPN11:0.00814		AJUBA:0.00638	AXIN1:0.02285	ELF3:0.00101					NRAS:0.22094
RET:0.00301	ZEB2:0.00696		HIST1H1E:0.00629	HIF1A:0.02269	HLA-B:0.00101					ATRX:0.22060
TRIM49C:0.00298	KRT15:0.00662		SMAD2:0.00621	TSC2:0.01982	CASP8:0.00089					4q:0.22030
MAP2K1:0.00294	AKT1:0.00610		STK11:0.00617	ELF3:0.01777	DDX3X:0.00080					NCOR1:0.21735
HIST1H3B:0.00265	PLCB1:0.00545		NHLRC1:0.00601	CYLD:0.01773	RPS6KA3:0.00076					3:0.21448
FGFR2:0.00258	PCBP1:0.00538		MGA:0.00558	KDM5C:0.01726	USP9X:0.00072					9q:0.21393
DNAH5:0.00248	ERBB4:0.00531		TGFBR2:0.00548	CDK12:0.01671	BCOR:0.00072					12:0.21329
PIM1:0.00236	NOMO1:0.00498		RPS6KA3:0.00533	HLA-B:0.01436	MEN1:0.00072					BAP1:0.20721
THSD7B:0.00222	CEP63:0.00490		THRAP3:0.00500	TCEB1:0.01427	CDH1:0.00072					ARID2:0.20556
PPP6C:0.00215	CDK4:0.00487		NUP93:0.00472	TCF12:0.01393	RBM5:0.00067					HRAS:0.20134
TGFBR1:0.00206	EIF1AX:0.00472		DNMT3A:0.00472	MGA:0.01104	ALB:0.00067					MLL2:0.19798
IGLL5:0.00198	GNA11:0.00472		CYLD:0.00456	CDH1:0.00958	TCF12:0.00065					RASA1:0.19692
KIAA0368:0.00182	TBCB:0.00459		NCOR1:0.00438	MMP3:0.00921						11q:0.19598
PLCB1:0.00169	OR4C16:0.00429		BTG2:0.00425	FTSJD1:0.00902						5:0.18690
PTPN11:0.00163	MAP2K2:0.00389		MAX:0.00414	PCF11:0.00846						19:0.18648
ITGB1:0.00159	TMSB4X:0.00373		CDK12:0.00408	PRKACA:0.00813						ERCC2:0.18623
CEP63:0.00153	MAP2K1:0.00372		PTCH1:0.00407	ARAF:0.00806						RBL2:0.18346
GLT8D2:0.00152	RAF1:0.00366		ARID1B:0.00405	AJUBA:0.00740						MET:0.17984
LZTR1:0.00152	SCAP:0.00317		NF2:0.00364	RPS6KA3:0.00728						HIST1H3B:0.17897
SLC27A5:0.00151	GLT8D2:0.00293		PTMA:0.00352	BCOR:0.00686						CHD1:0.17624
CD79B:0.00150	PRKCB:0.00266		CHD3:0.00341	BMPR2:0.00649						ERBB3:0.17437
CRIP3:0.00147	MAP2K7:0.00234		PSIP1:0.00337	HIST1H1E:0.00643						MLL3:0.17069
GRIA2:0.00147	SMURF2:0.00223		CNOT1:0.00303	PRIM2:0.00630						CUL1:0.16820
TRRAP:0.00146	KIF1A:0.00211		HLA-A:0.00287	RNF43:0.00612						HIST2H2BE:0.16814
MAP2K2:0.00144	SEC23B:0.00203		CTCF:0.00286	CIC:0.00611						6:0.16267
HIST2H2BE:0.00119	SLC27A5:0.00198		GALNT2:0.00229	TGIF1:0.00527						FGFR3:0.15685
KLHDC7A:0.00119	PPP6C:0.00181		CDKN2C:0.00227	PTCH1:0.00525						ACTB:0.15683
PDGFRA:0.00109	TTN:0.00173		CMTR2:0.00210	CTCF:0.00507						ZFP36L1:0.15599
CREB3L3:0.00083	COL5A1:0.00156		CHD1:0.00171	CUL4B:0.00506						PSIP1:0.15454
U2AF1:0.00083	MED12:0.00147		TOP2A:0.00163	NIPBL:0.00475						KEAP1:0.15238
SOS1:0.00080	GTPBP4:0.00142		PRKACA:0.00156	NUP133:0.00472						2:0.15221
SMURF2:0.00079	NSA2:0.00119		PRIM2:0.00155	USP9X:0.00440						CNOT1:0.15035
SCAP:0.00079	CARD11:0.00109		MMP3:0.00154	UBE2V2:0.00364						SETD2:0.14951
TBCB:0.00072	GRIA2:0.00109		RBL2:0.00145	RQCD1:0.00344						MDM2:0.14584
PRKCB:0.00072	OR2G2:0.00094		BRD7:0.00144	ZBTB20:0.00329						16p:0.14013
KIF1A:0.00071	MYD88:0.00080		ARAF:0.00142	MEN1:0.00296						C3orf70:0.13518
RAD21:0.00071	IDH2:0.00076		FTSJD1:0.00138	ATXN2:0.00262						STAG2:0.13414
HNRNPA2B1:0.00071	LATS2:0.00076		B2M:0.00127	NCOA6:0.00250						20p:0.13199
RAF1:0.00065	MTOR:0.00072		CD70:0.00109	ZMYM3:0.00246						PBRM1:0.13125
	GABRA6:0.00072		PCF11:0.00079	PRKAR1A:0.00238						NF1:0.12804
	CYSLTR2:0.00071		NKX2-1:0.00079	TOP2A:0.00232						CDKN1A:0.12403
	CHD4:0.00067		HNF1A:0.00079	FAM123B:0.00216						GNA13:0.12336
	ACTC1:0.00067		GATA3:0.00079	BRCA1:0.00199						VHL:0.12092
			ATXN2:0.00079	NUP93:0.00174						NSD1:0.11791
			NONO:0.00079	GALNT2:0.00151						RXRA:0.11692
			CSNK2A1:0.00076	ALB:0.00144						CUL3:0.11449
			CHD8:0.00076	CDKN1B:0.00083						7q:0.11390
			TCF12:0.00076	JUN:0.00072						TSC1:0.11316
			AXIN1:0.00076	EZH2:0.00072						RHOA:0.11306
			USP9X:0.00072	DNMT3A:0.00072						SPOP:0.11122
			RQCD1:0.00071	SOX9:0.00072						TGFBR2:0.10704
			MAP3K1:0.00067	PTMA:0.00065						RHOB:0.10563
										RAD21:0.10505
										SMAD2:0.10467
										CLASP2:0.10215
										RBM5:0.09641
										WAC:0.09203
										NOTCH1:0.09190
										1:0.09180
										KMT2C:0.08992
										2q:0.08961
										DDX3X:0.08383
										ARID1B:0.08343
										GPS2:0.08215
										ASXL2:0.08178
										RAC1:0.07849
										FLNA:0.07409
										NHLRC1:0.07302
										SPTAN1:0.07131
										BRD7:0.06970
										FUBP1:0.06961
										CTNND1:0.06929
										CRIP3:0.06633
										HLA-A:0.06633
										GRIN2A:0.06615
										FOXA1:0.06580
										THRAP3:0.06519
										SMARCA2:0.06502
										SF1:0.06181
										STK11:0.06038
										MYH9:0.05804
										KIAA1267:0.05763
										SMARCA4:0.05636
										DIAPH2:0.05590
										RBM10:0.05423
										GAR1:0.05345
										MAPK1:0.05336
										PIK3CG:0.05226
										ARHGAP35:0.05211
										EPHA2:0.05200
										SF3B1:0.05120
										CHD3:0.05019
										SI:0.04903
										NF2:0.04840
										GTF2I:0.04776
										KLF5:0.04744
										CIC:0.04675
										KIAA0368:0.04674
										12q:0.04540
										GNAQ:0.04493
										KMT2A:0.04482
										CASP8:0.04335
										MAX:0.04302
										ELF3:0.04238
										KANSL1:0.04118
										BCLAF1:0.03948
										ACVR2A:0.03775
										CHD8:0.03678
										GNAS:0.03550
										CDKN2C:0.03502
										AXIN1:0.03403
										KIF5B:0.03237
										TSC2:0.03180
										GNA11:0.03086
										CDH1:0.03015
										EIF1AX:0.02953
										KDR:0.02918
										CSDE1:0.02892
										ALB:0.02884
										KDM5C:0.02782
										ZMYM3:0.02768
										CREB3L3:0.02721
										PDGFRA:0.02717
										TRIM49L2:0.02640
										FGFR2:0.02609
										KIT:0.02600
										APOB:0.02589
										HLA-B:0.02577
										CYLD:0.02525
										TTN:0.02341
										TGFBR1:0.02304
										HIF1A:0.02269
										SRC:0.02187
										RNF43:0.02125
										CDK12:0.02079
										TRRAP:0.02049
										EEF1A1:0.01943
										SOS1:0.01940
										TBC1D22B:0.01887
										MGA:0.01807
										ERBB4:0.01762
										BCOR:0.01649
										ITGB1:0.01635
										AJUBA:0.01590
										AMER1:0.01560
										TCF12:0.01533
										SDHA:0.01502
										NIPBL:0.01501
										TCEB1:0.01427
										HNRNPA2B1:0.01364
										RPS6KA3:0.01336
										FTSJD1:0.01295
										HIST1H1E:0.01272
										U2AF1:0.01260
										TGIF1:0.01213
										SOX9:0.01202
										NUP133:0.01194
										ZBTB20:0.01151
										TCF7L2:0.01108
										ZEB2:0.01101
										PCF11:0.01099
										AKT1:0.01082
										MMP3:0.01076
										LZTR1:0.01008
										KRT15:0.01002
										OR4C16:0.00978
										PTPN11:0.00976
										PRKACA:0.00969
										ARAF:0.00948
										PTCH1:0.00932
										FAM40A:0.00920
										AKT2:0.00915
										IDH2:0.00912
										PCBP1:0.00894
										FAM123B:0.00884
										MTOR:0.00878
										CNBD1:0.00838
										BMPR2:0.00823
										CTCF:0.00793
										PRIM2:0.00785
										OR2G2:0.00729
										PLCB1:0.00714
										CARD11:0.00686
										NOMO1:0.00681
										MAP2K7:0.00672
										MAP2K1:0.00666
										NUP93:0.00645
										CEP63:0.00643
										COL5A1:0.00640
										GABRA6:0.00590
										USP9X:0.00584
										MED12:0.00581
										MUC16:0.00548
										DNMT3A:0.00544
										MAP2K2:0.00532
										TBCB:0.00531
										MYD88:0.00520
										GLT8D2:0.00517
										CUL4B:0.00506
										CDK4:0.00487
										CMTR2:0.00465
										TRIM49C:0.00450
										RAF1:0.00431
										BTG2:0.00425
										PTMA:0.00417
										RQCD1:0.00415
										CYSLTR2:0.00414
										SCAP:0.00396
										PPP6C:0.00396
										TOP2A:0.00395
										GALNT2:0.00380
										TMSB4X:0.00373
										MEN1:0.00368
										DNAH5:0.00367
										UBE2V2:0.00364
										SLC27A5:0.00349
										ATXN2:0.00341
										PRKCB:0.00338
										PIM1:0.00316
										SMURF2:0.00302
										RET:0.00301
										KIF1A:0.00282
										EPAS1:0.00260
										GRIA2:0.00256
										NCOA6:0.00250
										PRKAR1A:0.00238
										THSD7B:0.00222
										SEC23B:0.00203
										BRCA1:0.00199
										IGLL5:0.00198
										CD79B:0.00150
										GTPBP4:0.00142
										B2M:0.00127
										KLHDC7A:0.00119
										NSA2:0.00119
										CD70:0.00109
										CDKN1B:0.00083
										NKX2-1:0.00079
										HNF1A:0.00079
										GATA3:0.00079
										NONO:0.00079
										CSNK2A1:0.00076
										LATS2:0.00076
										JUN:0.00072
										EZH2:0.00072
										CHD4:0.00067
										MAP3K1:0.00067
										ACTC1:0.00067
