## Additional file 2 for "Novel Driver Strength Index highlights important cancer genes in TCGA PanCanAtlas patients": 2021_8_16_14_9_distribution_events_detailed_males_genes_DSI_top.tsv

7157	TP53	1.51473
5728	PTEN	0.96106
	8p	0.91057
5290	PIK3CA	0.82525
	17p	0.82303
673	BRAF	0.80480
	8q	0.75237
	7	0.72279
1029	CDKN2A	0.69376
	5q	0.64616
	5p	0.62127
	21	0.61498
	13	0.58958
	22	0.57087
	20	0.56475
	14	0.55903
	1q	0.55655
3845	KRAS	0.54913
	3p	0.54048
4609	MYC	0.51566
	6q	0.47666
8289	ARID1A	0.46133
5925	RB1	0.46069
	3q	0.45647
	15	0.45234
	1p	0.42884
	18q	0.42808
	4	0.41755
	16q	0.41643
	18	0.39817
	9p	0.38891
	16	0.35356
	9	0.35241
	10	0.35095
3417	IDH1	0.34342
55294	FBXW7	0.34267
	10q	0.33791
	17q	0.33718
	19p	0.33318
2064	ERBB2	0.32365
4780	NFE2L2	0.32327
4089	SMAD4	0.32322
2195	FAT1	0.31788
	6p	0.30340
1956	EGFR	0.29801
1499	CTNNB1	0.29290
7403	KDM6A	0.28934
	12p	0.28568
196	AHR	0.28216
8085	KMT2D	0.28037
472	ATM	0.27701
2033	EP300	0.27249
	18p	0.27235
	19q	0.26866
	7p	0.26804
	11	0.26515
	2p	0.25616
1387	CREBBP	0.25171
	11p	0.24802
4297	MLL	0.24592
5624	APC	0.24515
	17	0.24495
5295	PIK3R1	0.24210
	8	0.24039
	4p	0.23435
	10p	0.22908
	20q	0.22858
4893	NRAS	0.22094
546	ATRX	0.22060
	4q	0.22030
9611	NCOR1	0.21735
	3	0.21448
	9q	0.21393
	12	0.21329
9223	BAP1	0.20721
196528	ARID2	0.20556
3265	HRAS	0.20134
9757	MLL2	0.19798
8831	RASA1	0.19692
	11q	0.19598
	5	0.18690
	19	0.18648
2068	ERCC2	0.18623
5934	RBL2	0.18346
8731	MET	0.17984
8358	HIST1H3B	0.17897
1105	CHD1	0.17624
2065	ERBB3	0.17437
58508	MLL3	0.17069
8454	CUL1	0.16820
8349	HIST2H2BE	0.16814
	6	0.16267
2261	FGFR3	0.15685
728378	ACTB	0.15683
677	ZFP36L1	0.15599
11168	PSIP1	0.15454
9817	KEAP1	0.15238
	2	0.15221
23019	CNOT1	0.15035
29072	SETD2	0.14951
4193	MDM2	0.14584
	16p	0.14013
285382	C3orf70	0.13518
10735	STAG2	0.13414
	20p	0.13199
55193	PBRM1	0.13125
4763	NF1	0.12804
1026	CDKN1A	0.12403
10672	GNA13	0.12336
7428	VHL	0.12092
64324	NSD1	0.11791
6256	RXRA	0.11692
8452	CUL3	0.11449
	7q	0.11390
7248	TSC1	0.11316
387	RHOA	0.11306
8405	SPOP	0.11122
7048	TGFBR2	0.10704
388	RHOB	0.10563
5885	RAD21	0.10505
4087	SMAD2	0.10467
23122	CLASP2	0.10215
10181	RBM5	0.09641
51322	WAC	0.09203
4851	NOTCH1	0.09190
	1	0.09180
58508	KMT2C	0.08992
	2q	0.08961
1654	DDX3X	0.08383
57492	ARID1B	0.08343
2874	GPS2	0.08215
55252	ASXL2	0.08178
6035	RAC1	0.07849
2316	FLNA	0.07409
378884	NHLRC1	0.07302
6709	SPTAN1	0.07131
29117	BRD7	0.06970
8880	FUBP1	0.06961
100528016	CTNND1	0.06929
401262	CRIP3	0.06633
3105	HLA-A	0.06633
2903	GRIN2A	0.06615
3169	FOXA1	0.06580
9967	THRAP3	0.06519
6595	SMARCA2	0.06502
7536	SF1	0.06181
6794	STK11	0.06038
4627	MYH9	0.05804
284058	KIAA1267	0.05763
6597	SMARCA4	0.05636
1730	DIAPH2	0.05590
8241	RBM10	0.05423
54433	GAR1	0.05345
5594	MAPK1	0.05336
5294	PIK3CG	0.05226
2909	ARHGAP35	0.05211
1969	EPHA2	0.05200
23451	SF3B1	0.05120
1107	CHD3	0.05019
