## Additional file 2 for "Novel Driver Strength Index highlights important cancer genes in TCGA PanCanAtlas patients": 2021_8_16_14_9_distribution_events_detailed_males_genes_NDSI.tsv

SNA-based oncogenic events	CNA-based oncogenic events	Mixed oncogenic events	SNA-based tumor suppressor events	CNA-based tumor suppressor events	Mixed tumor suppressor events	Driver chromosome losses	Driver chromosome gains	Driver arm losses	Driver arm gains	Driver events of all classes
BRAF:0.45115	SPOP:0.24261	MET:0.18041	CDH1:0.21390	CSDE1:0.24818	FUBP1:0.14519	1:0.07929	17:0.10534	19q:0.12367	5q:0.11115	ZMYM3:0.32863
SPOP:0.31271	FOXA1:0.16503	EGFR:0.09823	ATRX:0.20725	NF2:0.14479	CIC:0.14052	3:0.07490	16:0.09893	12p:0.10051	17p:0.10006	GNAQ:0.29309
GNAQ:0.29309	MET:0.12459	BRAF:0.08198	PBRM1:0.18122	FUBP1:0.13614	ATRX:0.14008	10:0.06875	11:0.07989	2p:0.09045	19p:0.09731	SPOP:0.29224
HRAS:0.28189	LZTR1:0.08291	KRAS:0.05465	SETD2:0.16069	CDKN2C:0.13597	BAP1:0.13328	17:0.06481	5:0.07465	20p:0.07930	11q:0.07943	CSDE1:0.24818
FOXA1:0.24131	PDGFRA:0.08112	FGFR3:0.04774	NIPBL:0.14121	VHL:0.12406	VHL:0.12429	5:0.06336	12:0.07411	18p:0.07896	4p:0.07822	GNA11:0.22828
NRAS:0.23953	MYC:0.07343	CTNNB1:0.04478	BAP1:0.13884	TCEB1:0.10800	SETD2:0.11237	2:0.06169	4:0.07095	3q:0.06718	9q:0.06735	FOXA1:0.18880
GNA11:0.20789	SDHA:0.07306	NFE2L2:0.03777	CIC:0.13574	ATRX:0.10687	PBRM1:0.10905	13:0.05693	9:0.07075	1p:0.05737	8p:0.06614	ATRX:0.15914
IDH1:0.20164	MDM2:0.07107	PIK3CA:0.03469	KDM5C:0.12789	CDK12:0.10549	SMAD4:0.07019	18:0.05631	15:0.06617	6p:0.05410	16p:0.06580	IDH1:0.15763
SMARCA4:0.16501	BRAF:0.07062	ERBB2:0.03043	ZBTB20:0.12049	PBRM1:0.10364	APC:0.06803	19:0.05598	6:0.06612	3p:0.05012	12q:0.05678	NF2:0.14882
GNAS:0.11485	SMARCA4:0.06931		SMAD4:0.11639	KDM5C:0.09571	AXIN1:0.06790	22:0.05312	13:0.06206	8p:0.04907	2q:0.05468	NIPBL:0.14504
KRAS:0.09017	CRIP3:0.06799		BCOR:0.10915	BAP1:0.09184	PTEN:0.06199	21:0.04958	7:0.05981	16q:0.04887	1q:0.05181	FUBP1:0.13862
FGFR3:0.07382	IDH1:0.06433		PIK3R1:0.10565	SETD2:0.08946	NF1:0.06072	9:0.04788	18:0.05960	10p:0.04862	9p:0.05056	IDH2:0.13856
ERBB4:0.07200	TBC1D22B:0.06077		CASP8:0.09546	HIF1A:0.08928	STK11:0.06026	6:0.04750	2:0.05922	9p:0.04598	7p:0.04618	BRAF:0.13784
KIT:0.07154	TGFBR1:0.05983		SOX9:0.09406	CHD8:0.08510	TP53:0.05188	4:0.04186	8:0.05553	4q:0.04457	7q:0.04591	CIC:0.13618
TTN:0.06058	SRC:0.05972		ACVR2A:0.09303	APC:0.08414	NSD1:0.04707	11:0.04146	20:0.05134	17p:0.04309	8q:0.04494	MET:0.13485
KDR:0.05460	TRIM49L2:0.05761		RNF43:0.08551	MAX:0.07234	RASA1:0.04664	14:0.04137	19:0.04989	6q:0.04219	20q:0.04289	CDKN2C:0.13390
CTNNB1:0.05278	EGFR:0.05664		RASA1:0.07577	ARID1B:0.07220	FBXW7:0.04394	15:0.03550	14:0.04944	11q:0.04141	6p:0.04286	ZBTB20:0.12796
PIK3CA:0.05044	CREB3L3:0.05621		APC:0.07357	TCF12:0.06961	RB1:0.03566	16:0.03534	3:0.04393	18q:0.03980	12p:0.04066	VHL:0.12627
GRIN2A:0.04859	GNAS:0.05604		NOTCH1:0.06837	PIK3R1:0.06827	CREBBP:0.03060		1:0.03913	16p:0.03941	3q:0.04021	CDK12:0.11628
KEAP1:0.04587	KIT:0.05409		TCF7L2:0.06693	MMP3:0.06772	ARID1A:0.02965		22:0.03861	9q:0.03935	17q:0.03719	PBRM1:0.11030
RHOA:0.04342	U2AF1:0.05278		AMER1:0.06421	BRD7:0.06205	ATM:0.02850		21:0.03752	4p:0.03843	5p:0.03687	CDH1:0.10904
ERBB2:0.04111	TRRAP:0.05177		PTEN:0.06369	TP53:0.06153	ARID2:0.02804			11p:0.03763	20p:0.03548	TCEB1:0.10800
SF3B1:0.04042	APOB:0.05115		ALB:0.06283	RPS6KA3:0.06133	FAT1:0.02704			5q:0.03440	10p:0.03453	PTPN11:0.10792
NFE2L2:0.03873	EEF1A1:0.04976		FBXW7:0.06221	CDKN2A:0.06024	NCOR1:0.02702			10q:0.03437	19q:0.03417	KDM5C:0.10581
SI:0.03764	SOS1:0.04831		RBM10:0.06155	STK11:0.06012	KDM6A:0.02659			19p:0.03388	2p:0.03361	SETD2:0.10181
RXRA:0.03179	HNRNPA2B1:0.04671		ARID2:0.06145	AXIN1:0.05809				2q:0.03162	18p:0.03241	BAP1:0.09745
RHOB:0.03168	PIK3CA:0.04653		NF1:0.06126	SMAD2:0.05807					3p:0.03111	SMARCA4:0.09639
ERCC2:0.02732	FAM40A:0.04652		CUL3:0.06111	PTEN:0.05782						SOX9:0.09181
ERBB3:0.02609	KDR:0.04573		CNBD1:0.05722	TSC2:0.05770						17:0.09129
	FLNA:0.04564		TP53:0.05448	FTSJD1:0.05608						KRT15:0.09054
	GRIN2A:0.04375		EPHA2:0.05393	ACVR2A:0.05605						HIF1A:0.08928
	KRAS:0.04368		KDM6A:0.04893	CDH1:0.05541						PDGFRA:0.08629
	ITGB1:0.04354		KMT2D:0.04730	PRKACA:0.05533						CHD8:0.08552
	RAC1:0.04298		NSD1:0.04717	ARID1A:0.05279						LZTR1:0.08358
	KEAP1:0.04204		ARID1A:0.04440	MGA:0.05103						BCOR:0.07941
	MAPK1:0.04051		CREBBP:0.04253	ARAF:0.05057						APC:0.07692
	HRAS:0.04028		EP300:0.04150	SMAD4:0.05002						MAX:0.07597
	MYH9:0.04028		KLF5:0.04006	NF1:0.05001						MYC:0.07437
	RAD21:0.03764		RB1:0.03720	CASP8:0.04953						12:0.07427
	PIK3CG:0.03758		ATM:0.03705	TGFBR2:0.04840						TSC2:0.07378
	FGFR2:0.03647		FAT1:0.03701	KDM6A:0.04649						NUP133:0.07353
	ERBB3:0.03601		CDKN2A:0.03652	CYLD:0.04649						SDHA:0.07224
	CTNNB1:0.03584		KMT2C:0.03608	HLA-B:0.04624						ARID1B:0.07139
	NFE2L2:0.03365		CDKN1A:0.03568	STAG2:0.04475						PIK3R1:0.07121
	BCLAF1:0.03260		MLL2:0.03503	KIF5B:0.04414						RNF43:0.07091
	NRAS:0.03233		STAG2:0.03352	ARID2:0.04346						TCF12:0.07036
	FGFR3:0.03226		ELF3:0.03290	CUL3:0.04252						MDM2:0.07036
	ERBB2:0.03168		ASXL2:0.03031	RASA1:0.04013						5:0.07021
	GNA13:0.03003		MLL3:0.02985	RB1:0.03995						GNAS:0.06997
	RHOA:0.02927		KMT2A:0.02807	HLA-A:0.03918						TGIF1:0.06990
	CLASP2:0.02924		ZFP36L1:0.02763	NOTCH1:0.03831						MMP3:0.06927
	C3orf70:0.02900		KANSL1:0.02460	RBM10:0.03829						BMPR2:0.06926
	SMARCA2:0.02851			ARHGAP35:0.03704						10:0.06875
	GAR1:0.02826			NSD1:0.03695						CTCF:0.06869
	HIST2H2BE:0.02778			CHD3:0.03659						RPS6KA3:0.06848
	ERCC2:0.02755			MLL2:0.03602						CRIP3:0.06714
	ACTB:0.02753			DIAPH2:0.03553						TCF7L2:0.06693
	RHOB:0.02742			MLL3:0.03474						HRAS:0.06678
	HIST1H3B:0.02740			PSIP1:0.03284						ERBB4:0.06530
	AHR:0.02728			FBXW7:0.03232						EEF1A1:0.06524
	RXRA:0.02685			TSC1:0.03161						AMER1:0.06421
	KIAA0368:0.02681			ATM:0.03119						ACVR2A:0.06397
	SF1:0.02661			MLL:0.03109						ALB:0.06353
	CUL1:0.02642			KLF5:0.03062						BRD7:0.06169
				FAT1:0.03061						HIST1H1E:0.06161
				EPHA2:0.02985						AXIN1:0.06146
				DDX3X:0.02957						EGFR:0.06143
				EP300:0.02933						TBC1D22B:0.06053
				GPS2:0.02888						TGFBR1:0.06040
				CREBBP:0.02863						OR4C16:0.06017
				RBM5:0.02843						2:0.06016
				KIAA1267:0.02831						12q:0.06013
				WAC:0.02824						STK11:0.06005
				CHD1:0.02796						PCBP1:0.05992
				NCOR1:0.02788						PRKACA:0.05988
				ASXL2:0.02754						7:0.05981
				THRAP3:0.02728						SRC:0.05972
				NHLRC1:0.02715						SMAD2:0.05907
				ZFP36L1:0.02604						KIT:0.05889
				RBL2:0.02591						PTEN:0.05868
				CNOT1:0.02547						TTN:0.05851
				CDKN1A:0.02520						13:0.05793
				CTNND1:0.02417						1p:0.05742
										CNBD1:0.05722
										TRIM49L2:0.05707
										CREB3L3:0.05687
										18:0.05639
										FAM123B:0.05594
										NF1:0.05574
										APOB:0.05569
										8:0.05563
										CASP8:0.05551
										TP53:0.05532
										U2AF1:0.05490
										PTCH1:0.05467
										CDKN2A:0.05360
										SMAD4:0.05355
										16p:0.05349
										3:0.05322
										1:0.05299
										CYLD:0.05294
										TRRAP:0.05248
										MGA:0.05246
										ARAF:0.05185
										1q:0.05181
										19:0.05161
										HLA-B:0.05158
										20:0.05134
										FTSJD1:0.05117
										16:0.05111
										TGFBR2:0.05003
										KRAS:0.04975
										6:0.04975
										22:0.04971
										9:0.04950
										SOS1:0.04936
										8p:0.04925
										16q:0.04899
										NOTCH1:0.04876
										3p:0.04772
										KDR:0.04751
										HNRNPA2B1:0.04698
										NRAS:0.04673
										FAM40A:0.04652
										7p:0.04618
										RAC1:0.04617
										9p:0.04608
										ARID1A:0.04605
										9q:0.04596
										PIK3CA:0.04593
										7q:0.04591
										CUL3:0.04563
										GRIN2A:0.04562
										ITGB1:0.04555
										RBM10:0.04552
										4q:0.04517
										19q:0.04510
										FLNA:0.04509
										8q:0.04494
										6p:0.04479
										11q:0.04469
										21:0.04451
										MAPK1:0.04428
										KIF5B:0.04414
										CTNNB1:0.04402
										17p:0.04352
										KEAP1:0.04331
										ARID2:0.04312
										KMT2D:0.04310
										11:0.04291
										20q:0.04289
										AJUBA:0.04287
										4:0.04229
										KDM6A:0.04226
										14:0.04225
										6q:0.04219
										12p:0.04184
										MYH9:0.04182
										3q:0.04182
										RASA1:0.04162
										HLA-A:0.04113
										NSD1:0.04018
										18q:0.03993
										4p:0.03983
										RB1:0.03899
										10p:0.03896
										20p:0.03870
										SF3B1:0.03867
										11p:0.03795
										FGFR3:0.03793
										RAD21:0.03772
										SI:0.03764
										FGFR2:0.03730
										17q:0.03719
										ARHGAP35:0.03709
										5p:0.03702
										CHD3:0.03693
										PIK3CG:0.03686
										19p:0.03645
										15:0.03631
										KMT2C:0.03545
										FBXW7:0.03543
										5q:0.03494
										NFE2L2:0.03476
										2q:0.03467
										MLL3:0.03449
										2p:0.03442
										10q:0.03437
										18p:0.03394
										DIAPH2:0.03381
										STAG2:0.03356
										MLL2:0.03349
										PSIP1:0.03308
										EPHA2:0.03303
										KLF5:0.03227
										ATM:0.03224
										TSC1:0.03201
										ERBB2:0.03197
										RHOA:0.03183
										FAT1:0.03121
										ELF3:0.03111
										ERBB3:0.03085
										MLL:0.03063
										EP300:0.03062
										BCLAF1:0.03017
										CREBBP:0.03016
										GNA13:0.02990
										GPS2:0.02925
										SMARCA2:0.02914
										C3orf70:0.02905
										KMT2A:0.02888
										DDX3X:0.02874
										ASXL2:0.02871
										RBM5:0.02852
										CLASP2:0.02842
										RHOB:0.02830
										GAR1:0.02826
										CHD1:0.02805
										HIST2H2BE:0.02794
										RXRA:0.02785
										SF1:0.02782
										ACTB:0.02780
										NCOR1:0.02777
										KIAA0368:0.02768
										HIST1H3B:0.02768
										THRAP3:0.02759
										NHLRC1:0.02748
										AHR:0.02746
										ERCC2:0.02743
										WAC:0.02739
										CDKN1A:0.02724
										ZFP36L1:0.02647
										CUL1:0.02643
										RBL2:0.02606
										CNOT1:0.02560
										KIAA1267:0.02542
										CTNND1:0.02539
										SPTAN1:0.02492
										KANSL1:0.02460
