## Additional file 2 for "Novel Driver Strength Index highlights important cancer genes in TCGA PanCanAtlas patients": 2021_8_16_14_9_distribution_events_detailed_males_genes_NDSI_top.tsv

673	BRAF	0.45115
9203	ZMYM3	0.32863
8405	SPOP	0.31271
2776	GNAQ	0.29309
3265	HRAS	0.28189
7812	CSDE1	0.24818
3169	FOXA1	0.24131
4893	NRAS	0.23953
2767	GNA11	0.22828
51343	CDH1	0.21390
546	ATRX	0.20725
3417	IDH1	0.20164
55193	PBRM1	0.18122
8731	MET	0.18041
6597	SMARCA4	0.16501
29072	SETD2	0.16069
4771	NF2	0.14882
8880	FUBP1	0.14519
25836	NIPBL	0.14504
23152	CIC	0.14052
9223	BAP1	0.13884
3418	IDH2	0.13856
1031	CDKN2C	0.13597
26137	ZBTB20	0.12796
8242	KDM5C	0.12789
7428	VHL	0.12627
	19q	0.12367
4089	SMAD4	0.11639
51755	CDK12	0.11628
2778	GNAS	0.11485
	5q	0.11115
54880	BCOR	0.10915
6921	TCEB1	0.10800
5781	PTPN11	0.10792
5295	PIK3R1	0.10565
	17	0.10534
	12p	0.10051
	17p	0.10006
	16	0.09893
1956	EGFR	0.09823
	19p	0.09731
841	CASP8	0.09546
6662	SOX9	0.09406
92	ACVR2A	0.09303
3866	KRT15	0.09054
	2p	0.09045
3845	KRAS	0.09017
3091	HIF1A	0.08928
5156	PDGFRA	0.08629
57680	CHD8	0.08552
54894	RNF43	0.08551
5624	APC	0.08414
8216	LZTR1	0.08358
	11	0.07989
	11q	0.07943
	20p	0.07930
	1	0.07929
	18p	0.07896
	4p	0.07822
4149	MAX	0.07597
8831	RASA1	0.07577
	3	0.07490
	5	0.07465
4609	MYC	0.07437
	12	0.07427
2261	FGFR3	0.07382
7249	TSC2	0.07378
55746	NUP133	0.07353
6389	SDHA	0.07306
57492	ARID1B	0.07220
2066	ERBB4	0.07200
3815	KIT	0.07154
4193	MDM2	0.07107
	4	0.07095
	9	0.07075
6938	TCF12	0.07036
7050	TGIF1	0.06990
4314	MMP3	0.06927
659	BMPR2	0.06926
	10	0.06875
10664	CTCF	0.06869
6197	RPS6KA3	0.06848
4851	NOTCH1	0.06837
401262	CRIP3	0.06799
8312	AXIN1	0.06790
	9q	0.06735
	3q	0.06718
6934	TCF7L2	0.06693
	15	0.06617
	8p	0.06614
	6	0.06612
	16p	0.06580
1915	EEF1A1	0.06524
139285	AMER1	0.06421
5728	PTEN	0.06369
213	ALB	0.06353
55294	FBXW7	0.06221
	13	0.06206
29117	BRD7	0.06205
	2	0.06169
3008	HIST1H1E	0.06161
8241	RBM10	0.06155
7157	TP53	0.06153
196528	ARID2	0.06145
4763	NF1	0.06126
8452	CUL3	0.06111
55633	TBC1D22B	0.06077
7276	TTN	0.06058
7046	TGFBR1	0.06040
6794	STK11	0.06026
1029	CDKN2A	0.06024
219428	OR4C16	0.06017
	12q	0.06013
5093	PCBP1	0.05992
5578	PRKACA	0.05988
	7	0.05981
6714	SRC	0.05972
	18	0.05960
4087	SMAD2	0.05907
642612	TRIM49L2	0.05761
	1p	0.05742
168975	CNBD1	0.05722
84699	CREB3L3	0.05687
55783	FTSJD1	0.05608
	19	0.05598
139285	FAM123B	0.05594
338	APOB	0.05569
	8	0.05563
7307	U2AF1	0.05490
	2q	0.05468
5727	PTCH1	0.05467
3791	KDR	0.05460
	6p	0.05410
1969	EPHA2	0.05393
	22	0.05312
1540	CYLD	0.05294
8289	ARID1A	0.05279
1499	CTNNB1	0.05278
8295	TRRAP	0.05248
23269	MGA	0.05246
369	ARAF	0.05185
	1q	0.05181
3106	HLA-B	0.05158
	20	0.05134
	9p	0.05056
5290	PIK3CA	0.05044
	3p	0.05012
7048	TGFBR2	0.05003
