## Additional file 2 for "Novel Driver Strength Index highlights important cancer genes in TCGA PanCanAtlas patients": 2021_8_16_14_9_distribution_stages_females_genes.tsv

Tumor stage	SNA-based oncogenic events	CNA-based oncogenic events	Mixed oncogenic events	SNA-based tumor suppressor events	CNA-based tumor suppressor events	Mixed tumor suppressor events	Driver chromosome losses	Driver chromosome gains	Driver arm losses	Driver arm gains	Driver events of all classes
1	PIK3CA:183,IDH1:145,BRAF:108,KRAS:78,CTNNB1:65,TAF1:46,CHD4:39,POLE:32,NRAS:28,PPP2R1A:28,FGFR2:27,ERBB2:23,DICER1:22,ATR:21,SOS1:20,NFE2L2:18,SPOP:17,CCND1:17,ERBB3:16,AKT1:15,PIK3R2:15,ACVR1:14,SMARCA4:13,KEAP1:11,MYCN:8,GRIN2A:7,IDH2:7,HRAS:7,MYC:6,KDR:6,MTOR:5,SOX17:5,FOXA1:4,PTPN11:4,OR2G2:4,U2AF1:4,SI:4,RRAS2:4,PCBP1:3,EGFR:3,MAPK1:2,GNAS:2,APOB:2,MAP2K7:2,SF3B1:1,CARD11:1,CRIP3:1,EEF1A1:1,…	PIK3CA:123,EGFR:79,KRAS:77,MYC:66,SOX17:64,ERBB2:63,BRAF:50,MET:44,AKT1:38,NFE2L2:38,U2AF1:34,CHD4:33,FGFR2:33,SOS1:29,PPP2R1A:29,MYCN:28,PIK3R2:24,NRAS:23,CRIP3:21,ERBB3:20,FOXA1:17,ATR:17,SMARCA4:15,POLE:15,CTNNB1:14,RAD21:14,DICER1:14,KEAP1:13,GRIN2A:10,PIK3CG:10,KDR:9,ACVR1:9,CREB3L3:8,RRAS2:8,TAF1:8,HRAS:7,APOB:7,IDH1:7,FGFR3:6,SPOP:6,SF3B1:5,MAPK1:5,GNAS:5,CCND1:5,PCBP1:3,CD79B:3,PTPN11:3,E…	PIK3CA:32,KRAS:29,EGFR:17,PPP2R1A:10,FGFR2:8,CHD4:7,ERBB2:6,ERBB3:4,MET:4,BRAF:3,NFE2L2:3,SPOP:3,AKT1:2,GRIN2A:2,KDR:2,PIK3CG:2,SOX17:2,CARD11:1,IDH1:1,SMARCA4:1,APOB:1,KEAP1:1,ERBB4:1,MYCN:1,POLE:1,MYC:1,SOS1:1	TP53:247,PTEN:162,ARID1A:138,KMT2C:75,PIK3R1:75,ATRX:66,KMT2B:63,CTCF:59,FBXW7:59,FAT1:58,ZFHX3:57,BCOR:49,EP300:47,ATM:46,ARHGAP35:46,MAP3K1:44,CHD3:44,RB1:38,SCAF4:36,CIC:35,INPPL1:33,SIN3A:33,ZMYM2:33,PBRM1:32,CUX1:31,KANSL1:30,NOTCH1:28,KMT2D:27,MSH6:27,PDS5B:23,ATF7IP:21,CTNND1:21,FOXA2:16,APC:15,NF1:15,MAX:12,MLL3:10,CDKN2A:10,ARID2:9,STK11:8,SMAD4:8,CASP8:6,SETD2:6,ZBTB20:6,MGA:6,BAP1:5,HL…	RB1:126,PTEN:106,BAP1:97,ARID1A:87,CDKN2A:87,EP300:69,FAT1:64,SMAD4:60,TP53:59,FBXW7:55,APC:48,FUBP1:48,SETD2:44,STK11:40,TGFBR2:39,MAX:38,ARID1B:38,LATS1:37,MLL3:35,CDKN2C:35,CBFB:33,CTCF:32,CASP8:29,MAP3K1:29,ATM:29,PIK3R1:28,PBRM1:28,VHL:23,NF1:21,RASA1:21,SIN3A:20,CTNND1:19,PDS5B:18,BRCA1:17,ARHGAP35:16,CDH1:15,ARID2:15,CHD3:15,KIAA1267:14,SMAD2:13,AXIN1:13,CUX1:13,MLL:12,ATRX:11,MAP2K4:10,NO…	TP53:53,PTEN:19,VHL:18,PBRM1:15,CIC:14,FUBP1:12,BAP1:10,RB1:10,STK11:9,CDH1:8,KMT2C:8,MLL3:8,ATRX:8,FBXW7:7,SMAD4:6,CBFB:5,APC:5,ARID1A:5,ATM:5,NF1:4,SETD2:4,NCOR1:3,FAT1:3,KMT2D:3,MLL2:3,MAP2K4:2,EP300:2,CASP8:2,MAP3K1:2,ACVR2A:2,AXIN1:2,RBM10:2,CMTR2:2,FTSJD1:2,LATS1:1,TGFBR2:1,CYLD:1,CUL3:1,TSC2:1,BRD7:1,MLL:1,NSD1:1,NOTCH1:1,DYRK1A:1,BCOR:1,CTCF:1,PIK3R1:1	22:162,13:161,4:101,15:94,14:93,21:85,9:77,10:76,18:53,17:37,11:35,16:35,3:19,19:18,6:17,2:9,1:9,5:2,8:2	20:127,7:124,8:73,5:56,12:51,2:40,10:35,16:31,1:28,17:25,3:22,19:20,13:14,6:14,11:8,21:7,22:6,18:4,4:3,9:3,15:2,14:1	17p:198,8p:186,16q:152,3p:152,6q:141,5q:132,1p:130,4q:70,19q:70,11p:69,9p:65,19p:62,4p:50,18q:48,10q:47,9q:46,11q:35,2q:19,10p:14,18p:11,7p:10,17q:7,6p:4,16p:4,3q:3,2p:1	1q:252,5p:125,8q:124,3q:115,6p:67,16p:63,17q:59,20q:59,19q:58,2p:48,7p:47,10p:35,12p:33,20p:26,18p:25,7q:23,11q:18,9q:17,2q:8,12q:5,19p:5,17p:4,6q:3,16q:2,5q:1,3p:1,8p:1,10q:1	TP53:359,PIK3CA:338,PTEN:287,1q:252,ARID1A:230,17p:202,8p:187,KRAS:184,13:175,RB1:174,22:168,BRAF:161,16q:154,3p:153,IDH1:153,6q:144,5q:133,1p:130,19q:128,20:127,5p:125,FAT1:125,7:124,8q:124,FBXW7:121,3q:118,EP300:118,BAP1:112,10:111,4:104,PIK3R1:104,EGFR:99,CDKN2A:97,15:96,14:94,21:92,ERBB2:92,CTCF:92,ATRX:85,KMT2C:83,9:80,ATM:80,CTNNB1:79,CHD4:79,MAP3K1:75,8:75,PBRM1:75,SMAD4:74,MYC:73,6p:71,SO…
2	PIK3CA:142,KRAS:43,BRAF:39,CTNNB1:20,NFE2L2:14,NRAS:13,TTN:13,SF3B1:11,CHD4:10,GRIN2A:10,GNA11:10,ERBB2:9,FOXA1:9,AKT1:9,HRAS:8,GNAQ:8,TAF1:7,GNAS:5,KEAP1:5,EIF1AX:5,POLE:5,PPP2R1A:5,ERBB3:4,MYC:4,SI:4,DICER1:4,ACVR1:4,RHOA:3,FGFR2:3,EPAS1:3,DNAH5:3,ERBB4:3,SPOP:3,SOS1:3,RHOB:2,FGFR3:2,MAPK1:2,CD79B:2,MYD88:2,PIM1:2,TMSB4X:2,KDR:2,OR4C16:2,ATR:2,BCLAF1:1,SPTAN1:1,CUL1:1,RXRA:1,ERCC2:1,ACTB:1,SF1:…	MYC:180,PIK3CA:129,KRAS:124,ERBB2:114,CHD4:65,FOXA1:58,AKT1:49,SF3B1:36,ERBB3:19,NFE2L2:19,BRAF:18,EGFR:15,CTNNB1:14,SOX17:13,NRAS:12,MET:12,CRIP3:12,RAD21:12,RAC1:10,SRC:10,MDM2:9,FGFR3:9,MAPK1:9,MYCN:9,GNAS:8,APOB:8,U2AF1:8,FGFR2:8,ATR:8,IDH1:7,HRAS:7,KEAP1:7,KDR:7,SOS1:7,HIST2H2BE:6,C3orf70:6,ERCC2:6,GNA13:6,FLNA:6,TRIM49L2:6,PIK3R2:6,MYH9:5,TBC1D22B:5,AHR:4,CUL1:4,HIST1H3B:4,ACTB:4,RHOB:4,RHO…	PIK3CA:41,KRAS:11,EGFR:6,ERBB2:5,ERCC2:3,MYC:3,BRAF:3,NFE2L2:3,ERBB3:3,CTNNB1:2,CHD4:2,AKT1:2,PPP2R1A:2,AHR:1,SF3B1:1,PIM1:1,CARD11:1,IGLL5:1,TMSB4X:1,MYD88:1,IDH1:1,SOS1:1,KDR:1,KEAP1:1,HRAS:1,PCBP1:1,KIT:1,TTN:1,GRIN2A:1,TBC1D22B:1,SLC27A5:1,ERBB4:1,SOX17:1,ATR:1,MYCN:1,TAF1:1	TP53:159,ARID1A:57,PTEN:49,KMT2C:46,GATA3:33,APC:32,FBXW7:30,KMT2D:26,FAT1:26,ATM:24,EP300:24,MAP3K1:22,PIK3R1:22,CTCF:20,CDKN2A:14,RB1:14,MLL3:13,NF1:13,CASP8:13,ACVR2A:12,TCF7L2:11,NCOR1:10,KMT2B:9,MLL2:8,SOX9:8,AMER1:8,KANSL1:7,KDM6A:7,BRCA1:7,MAP2K4:7,SMAD4:7,BCOR:7,MSH6:7,INPPL1:7,SCAF4:7,NOTCH1:6,ZFHX3:6,ARHGAP35:6,BAP1:5,CDH1:5,CHD3:5,PDS5B:5,RBM10:4,TBX3:4,B2M:4,CUX1:4,FOXA2:4,ARID2:3,CBF…	RB1:154,CBFB:104,BAP1:102,PTEN:99,TP53:90,SMAD4:70,EP300:65,ARID1A:65,CDKN2A:62,CDH1:59,NCOR1:58,MAP2K4:55,NF1:54,CASP8:50,PIK3R1:46,BRCA1:41,MAP3K1:38,FBXW7:33,SMAD2:33,FAT1:30,MLL3:28,CDKN1B:27,KDM6A:24,CTCF:24,RASA1:24,STK11:22,ATM:20,TBX3:20,TGFBR2:20,APC:20,USP9X:16,MLL:14,CREBBP:13,ARID2:12,ARID1B:12,BRD7:12,CSDE1:12,PSIP1:11,PBRM1:11,MLL2:10,MAX:9,CUL3:9,LATS1:8,SETD2:8,NOTCH1:7,SIN3A:7,CN…	TP53:75,CDH1:25,APC:15,RB1:14,SMAD4:10,PTEN:9,BAP1:7,ARID1A:7,MAP2K4:6,EP300:5,CBFB:5,NCOR1:5,NF1:5,FAT1:5,STK11:4,VHL:4,ARID2:3,MGA:3,KMT2C:2,MLL3:2,ATM:2,USP9X:2,PIK3R1:2,BRCA1:2,KMT2D:2,MLL2:2,TGFBR2:2,SMAD2:2,FBXW7:2,NOTCH1:2,NSD1:2,PBRM1:2,CDKN2A:2,MEN1:1,CNOT1:1,CREBBP:1,RBM10:1,CTCF:1,CASP8:1,LATS1:1,KDM6A:1,AJUBA:1,SETD2:1,AXIN1:1,BRD7:1,ACVR2A:1,CMTR2:1,FTSJD1:1,BMPR2:1,ARHGAP35:1,DYRK1A…	22:220,13:184,14:143,15:141,4:131,18:121,21:83,9:79,10:68,11:66,17:58,2:47,3:31,6:28,1:24,16:19,19:11,5:5,8:2	20:169,7:125,8:82,5:68,12:63,13:42,2:36,19:26,16:24,21:17,3:16,1:16,6:16,22:12,17:11,18:11,9:10,14:10,4:9,11:6,15:3,10:1	17p:278,8p:259,16q:235,6q:154,5q:146,3p:137,1p:129,9p:91,19p:81,18q:75,11q:74,10q:63,4p:57,11p:53,9q:45,4q:42,18p:29,2q:25,10p:10,16p:9,3q:7,7p:6,2p:5,6p:4,17q:3,19q:2	1q:302,8q:188,16p:165,5p:145,3q:119,6p:111,20q:86,17q:79,19q:74,10p:73,7p:62,12p:59,2p:39,7q:26,20p:20,18p:10,9q:8,12q:6,11q:6,4p:4,9p:4,2q:3,19p:2,10q:2,4q:1,3p:1,1p:1,11p:1	TP53:324,PIK3CA:312,1q:302,17p:278,8p:259,16q:235,22:232,13:226,8q:188,MYC:187,RB1:182,KRAS:178,16p:174,20:169,PTEN:157,6q:154,14:153,5q:146,5p:145,15:144,4:140,3p:138,18:132,1p:130,ARID1A:129,ERBB2:128,3q:126,7:125,6p:115,BAP1:114,CBFB:112,21:100,9p:95,EP300:94,9:89,CDH1:89,SMAD4:87,20q:86,8:84,2:83,10p:83,19p:83,17q:82,11q:80,CDKN2A:78,CHD4:77,19q:76,18q:75,5:73,NCOR1:73,11:72,NF1:72,PIK3R1:70,…
3	PIK3CA:88,BRAF:53,KRAS:35,CTNNB1:27,PPP2R1A:21,NFE2L2:15,CHD4:15,NRAS:15,ERBB2:12,POLE:12,TAF1:10,SPOP:9,SF3B1:8,DICER1:8,ATR:8,HRAS:6,AKT1:6,FGFR2:6,GNAQ:6,ERBB3:5,GABRA6:5,KEAP1:5,ERBB4:5,SOS1:5,GNA11:5,EGFR:4,MYC:4,ACVR1:4,FOXA1:3,IDH1:3,SI:3,SMARCA4:3,KDR:3,TTN:3,PIK3R2:3,CCND1:3,FGFR3:2,PCBP1:2,GRIN2A:2,PDGFRA:2,LZTR1:2,APOB:2,MUC16:2,MAP2K7:2,RRAS2:2,EIF1AX:2,HIST1H3B:1,SPTAN1:1,CLASP2:1,GA…	MYC:151,PIK3CA:92,ERBB2:91,KRAS:89,EGFR:68,BRAF:57,SOX17:44,FOXA1:41,AKT1:34,MDM2:33,CHD4:33,ERBB3:25,PIK3R2:24,NRAS:23,MYCN:23,FGFR2:21,SDHA:21,NFE2L2:19,PPP2R1A:19,GNAS:17,SOS1:17,CTNNB1:15,SRC:14,ATR:14,PDGFRA:13,RRAS2:13,IDH1:12,U2AF1:12,MET:11,POLE:11,AHR:10,CRIP3:10,GNA13:9,SF3B1:9,C3orf70:8,FGFR3:8,ACTB:8,APOB:8,TRIM49L2:8,CCND1:8,ERCC2:7,LZTR1:7,RXRA:6,KRT15:6,KEAP1:6,RAD21:6,DICER1:6,RHO…	PIK3CA:26,EGFR:22,KRAS:12,NFE2L2:6,PPP2R1A:5,ERBB2:4,CHD4:4,PDGFRA:3,MYC:3,AKT1:2,HRAS:2,SOX17:2,GNAQ:2,GNA13:1,C3orf70:1,AHR:1,RHOB:1,ERCC2:1,RHOA:1,BRAF:1,KRT15:1,ITGB1:1,TRIM49C:1,TRIM49L2:1,RRAS2:1,FGFR2:1,ATR:1,TAF1:1,CTNNB1:1,CYSLTR2:1	TP53:185,PTEN:59,ARID1A:53,FBXW7:51,APC:38,KMT2C:29,PIK3R1:25,RB1:24,ATM:22,KMT2D:21,FAT1:21,EP300:18,ZFHX3:17,BCOR:16,ARHGAP35:16,KMT2B:16,GATA3:15,CTCF:15,MAP3K1:14,INPPL1:14,CHD3:13,SCAF4:12,ATRX:11,CTNND1:11,KANSL1:10,ZMYM2:10,KDM6A:9,NF1:9,ATF7IP:9,CDKN2A:8,CASP8:8,PBRM1:8,CUX1:8,PDS5B:8,CDH1:7,MLL3:6,NOTCH1:6,MSH6:6,ELF3:5,ARID2:5,MLL2:5,STAG2:5,TBX3:5,SOX9:5,RNF43:5,SIN3A:5,BAP1:4,FOXA2:4,…	RB1:162,PTEN:157,CDKN2A:141,TP53:90,PIK3R1:68,EP300:60,BAP1:56,ARID1A:55,SMAD4:51,NF1:50,CBFB:45,SMAD2:42,FBXW7:39,BRCA1:36,ATRX:35,ATM:33,FAT1:32,CASP8:29,CHD8:29,APC:28,NCOR1:25,CDK12:23,MLL3:22,PBRM1:22,TOP2A:22,MAP2K4:20,MAP3K1:20,TGFBR2:19,STAG2:18,CTCF:18,KIAA1267:17,CDH1:16,SETD2:15,STK11:14,MAX:14,ARID2:13,MLL:13,ARHGAP35:13,PDS5B:13,BRD7:12,CREBBP:11,CHD3:11,SIN3A:11,RASA1:10,VHL:10,BCOR…	TP53:85,PTEN:38,RB1:21,ATRX:12,SMAD4:11,BAP1:8,FBXW7:8,APC:8,PBRM1:8,CDH1:7,NF1:6,VHL:6,MAP2K4:3,NCOR1:3,STK11:3,SETD2:3,NF2:3,KMT2A:2,MLL:2,KMT2C:2,MLL3:2,ARID1A:2,PIK3R1:2,BRCA1:2,FAT1:2,ZFP36L1:1,TSC1:1,PSIP1:1,CREBBP:1,CBFB:1,KMT2D:1,MLL2:1,LATS1:1,TGFBR2:1,EP300:1,STAG2:1,TCF12:1,NOTCH1:1,AXIN1:1,CTCF:1,CTNND1:1,MAP3K1:1,ATM:1	22:207,13:194,10:149,15:136,18:130,14:125,4:114,9:97,21:71,11:61,17:55,16:45,2:40,6:17,3:15,1:12,19:11,12:10,5:9,8:1	20:180,7:172,8:89,5:56,19:50,13:44,12:43,2:40,21:35,16:30,6:23,15:22,1:21,3:14,10:13,17:11,22:10,9:9,11:7,14:5,4:4,18:1	8p:199,17p:197,16q:177,6q:133,1p:107,9p:100,5q:98,3p:87,10q:74,19p:68,18q:66,4q:66,11p:61,11q:58,9q:43,4p:32,3q:27,2p:26,10p:25,2q:24,6p:21,12p:13,17q:10,18p:9,16p:8,12q:5,19q:4,7p:2,20p:1	1q:183,8q:162,5p:128,20q:100,3q:94,16p:85,6p:66,19q:60,7p:59,10p:56,17q:53,12p:46,2p:40,7q:31,18p:28,9q:23,19p:21,4p:17,20p:17,3p:15,12q:11,2q:11,17p:10,16q:5,11q:5,5q:4,9p:4,6q:2,1p:1,4q:1,18q:1,8p:1,10q:1	TP53:360,PTEN:254,13:238,22:217,17p:207,RB1:207,PIK3CA:206,8p:200,1q:183,16q:182,20:180,7:172,8q:162,10:162,15:158,MYC:158,CDKN2A:149,KRAS:136,6q:135,18:131,14:130,5p:128,3q:121,4:118,BRAF:111,ARID1A:110,1p:108,ERBB2:107,21:106,9:106,9p:104,3p:102,5q:102,20q:100,FBXW7:98,PIK3R1:95,EGFR:94,16p:93,8:90,19p:89,6p:87,10p:81,2:80,EP300:79,16:75,10q:75,APC:74,11:68,BAP1:68,18q:67,4q:67,17:66,9q:66,2p:6…
4	PIK3CA:19,BRAF:19,GTF2I:11,HRAS:8,KRAS:8,CTNNB1:7,CHD4:5,FGFR3:4,NRAS:4,KEAP1:4,ERBB3:3,RHOB:3,RHOA:3,MTOR:3,PPP2R1A:3,TAF1:3,MYC:3,ERCC2:2,SI:2,MYH9:2,NFE2L2:2,OR2G2:2,AKT1:2,POLE:2,CCND1:2,SOS1:2,GNA11:2,SPTAN1:1,RXRA:1,GAR1:1,ZEB2:1,CUL1:1,ERBB2:1,IDH1:1,FLNA:1,MAPK1:1,RAC1:1,SMARCA4:1,APOB:1,GRIN2A:1,KDR:1,U2AF1:1,DNAH5:1,MAP2K1:1,DICER1:1,ATR:1,ZBTB7B:1	MYC:55,PIK3CA:37,ERBB2:20,KRAS:16,FLNA:12,RAC1:12,AHR:11,NRAS:10,FGFR3:10,NFE2L2:10,SOX17:9,PPP2R1A:9,MDM2:8,ERBB3:8,HIST2H2BE:8,MAPK1:8,PIK3R2:8,CHD4:7,ATR:7,MYCN:7,GNA13:6,ERCC2:6,HRAS:6,AKT1:6,MYH9:6,MET:6,HIST1H3B:5,ACTB:5,KEAP1:5,SRC:5,C3orf70:4,RHOA:4,CUL1:4,GNAS:4,CTNNB1:4,EGFR:4,U2AF1:4,SOS1:4,RHOB:3,RXRA:3,BRAF:3,CCND1:3,FGFR2:3,SF3B1:2,SPTAN1:2,CLASP2:2,SMARCA2:2,KIAA0368:2,IDH1:2,ITGB1…	PIK3CA:12,KRAS:7,PPP2R1A:3,NFE2L2:2,MYC:2,ERBB3:1,HIST1H3B:1,C3orf70:1,ERCC2:1,AHR:1,CARD11:1,HRAS:1,RAC1:1,FLNA:1,MET:1,BRAF:1,ERBB2:1,U2AF1:1,CHD4:1	TP53:77,ARID1A:12,EP300:11,FAT1:11,FBXW7:11,APC:11,KMT2C:10,KMT2D:8,PTEN:8,CTCF:6,KDM6A:5,MLL3:5,PIK3R1:5,RB1:4,ATM:4,BAP1:4,ARHGAP35:4,ZFP36L1:3,CDKN2A:3,MLL2:3,KANSL1:3,CASP8:3,BCOR:3,PRKAR1A:2,STAG2:2,DIAPH2:2,TGFBR2:2,TCF7L2:2,NOTCH1:2,HLA-B:2,SETD2:2,KMT2B:2,ATRX:1,MEN1:1,CDKN1A:1,ASXL2:1,KMT2A:1,DDX3X:1,NCOA6:1,KIAA1267:1,TSC1:1,ELF3:1,GATA3:1,CDKN1B:1,AMER1:1,B2M:1,CREBBP:1,CYLD:1,EPHA2:1,…	CDKN2A:39,RB1:31,PTEN:31,SMAD4:31,PIK3R1:27,FBXW7:25,EP300:22,TP53:20,ARID1A:20,FAT1:19,ATM:18,PBRM1:17,NCOR1:14,SMAD2:14,SETD2:13,TGFBR2:12,BAP1:12,PSIP1:11,RASA1:11,KIF5B:10,CREBBP:9,CTCF:9,CHD1:8,MLL2:8,MLL:7,NSD1:7,ARID2:6,MLL3:6,CASP8:6,NF1:6,APC:6,HIF1A:6,PDS5B:6,STK11:5,CUL3:5,BRCA1:5,ZFHX3:5,DIAPH2:4,RBM5:4,NHLRC1:4,TSC1:4,MAP3K1:4,MAX:4,VHL:4,CDK12:4,ARHGAP35:4,CUX1:4,PRKAR1A:3,CTNND1:3,…	TP53:24,RB1:8,VHL:7,FBXW7:6,BAP1:6,SMAD4:6,PBRM1:3,APC:3,KDM6A:2,FAT1:2,ATM:2,PTEN:2,LATS1:2,STK11:2,ARID1A:2,NSD1:2,SETD2:2,MEN1:1,DDX3X:1,STAG2:1,EP300:1,CREBBP:1,KMT2C:1,MLL3:1,AMER1:1,FAM123B:1,ARID2:1,NOTCH1:1,ARHGAP35:1,PIK3R1:1	22:55,15:38,18:34,14:34,13:32,4:30,9:25,10:21,21:19,11:17,6:17,17:15,2:9,1:7,16:6,3:5,5:3,19:2	20:48,7:30,12:13,8:13,5:12,21:11,14:11,16:10,2:10,13:9,9:8,19:6,6:5,3:4,22:4,17:2,15:2,4:1,11:1,10:1,1:1	8p:65,17p:65,3p:51,5q:36,6q:30,11p:30,18q:28,19p:27,9p:22,1p:20,4q:19,16q:17,4p:13,11q:12,10q:11,9q:10,2q:7,16p:4,10p:4,6p:3,7p:3,18p:2,17q:2,1q:1,2p:1	1q:60,8q:56,5p:44,3q:43,10p:21,17q:21,20q:20,19q:20,18p:20,7p:18,2p:18,12p:13,20p:12,6p:12,16p:8,9q:6,7q:5,2q:4,11q:4,5q:3,12q:1,19p:1,6q:1,10q:1	TP53:121,PIK3CA:68,8p:65,17p:65,1q:61,MYC:60,22:59,8q:56,3p:51,20:48,14:45,5p:44,RB1:43,3q:43,FBXW7:42,CDKN2A:42,13:41,PTEN:41,15:40,5q:39,SMAD4:37,18:34,ARID1A:34,EP300:34,9:33,PIK3R1:33,FAT1:32,6q:31,4:31,KRAS:31,7:30,11p:30,21:30,19p:28,18q:28,10p:25,ATM:24,17q:23,BRAF:23,9p:22,18p:22,6:22,ERBB2:22,10:22,BAP1:22,7p:21,PBRM1:21,20q:20,19q:20,1p:20,APC:20,2p:19,2:19,4q:19,11:18,17:17,16q:17,SETD…
