## Additional file 2 for "Novel Driver Strength Index highlights important cancer genes in TCGA PanCanAtlas patients": 2021_8_16_14_9_distribution_stages_genes.tsv

Tumor stage	SNA-based oncogenic events	CNA-based oncogenic events	Mixed oncogenic events	SNA-based tumor suppressor events	CNA-based tumor suppressor events	Mixed tumor suppressor events	Driver chromosome losses	Driver chromosome gains	Driver arm losses	Driver arm gains	Driver events of all classes
1	IDH1:337,PIK3CA:221,BRAF:151,CTNNB1:110,KRAS:110,TAF1:46,NRAS:39,CHD4:39,KEAP1:35,POLE:32,NFE2L2:29,SMARCA4:29,FGFR2:29,PPP2R1A:28,ERBB2:24,DICER1:22,SOS1:21,ATR:21,GRIN2A:19,ERBB3:17,SPOP:17,CCND1:17,AKT1:16,IDH2:16,SI:16,PIK3R2:15,ACVR1:14,HRAS:11,OR2G2:9,MYCN:8,GNAS:7,MTOR:7,EGFR:7,PTPN11:6,EEF1A1:6,MYC:6,KDR:6,KIT:6,MET:5,SOX17:5,FOXA1:4,APOB:4,U2AF1:4,MAP2K7:4,RRAS2:4,PCBP1:3,PIK3CG:3,MAPK1:…	KRAS:234,PIK3CA:231,EGFR:181,MET:136,MYC:123,BRAF:102,NFE2L2:77,ERBB2:75,SOX17:64,CRIP3:57,RAD21:52,KEAP1:48,NRAS:46,MDM2:45,FGFR2:42,SMARCA4:40,SOS1:40,U2AF1:40,AKT1:38,CHD4:33,PPP2R1A:29,MYCN:28,PIK3CG:27,CREB3L3:26,CTNNB1:25,PIK3R2:24,ERBB3:23,KDR:22,IDH1:20,FOXA1:17,FGFR3:17,APOB:17,GRIN2A:17,ATR:17,HRAS:16,POLE:15,GNAS:14,DICER1:14,PTPN11:12,KIT:11,SRC:10,EEF1A1:9,TRIM49L2:9,ACVR1:9,RRAS2:8,…	KRAS:43,PIK3CA:42,EGFR:33,NFE2L2:10,PPP2R1A:10,MET:9,FGFR2:9,CHD4:7,ERBB2:6,BRAF:6,CTNNB1:5,ERBB3:4,PIK3CG:4,SMARCA4:3,GRIN2A:3,KDR:3,KIT:3,SPOP:3,AKT1:2,IDH1:2,CRIP3:2,KEAP1:2,SOX17:2,CARD11:1,FLNA:1,APOB:1,HRAS:1,FGFR3:1,ERBB4:1,TRIM49C:1,TRIM49L2:1,MYCN:1,POLE:1,MYC:1,SOS1:1	TP53:451,PTEN:178,ARID1A:173,ATRX:149,PIK3R1:88,KMT2C:75,FBXW7:67,CIC:67,FAT1:64,KMT2B:63,CTCF:59,ZFHX3:57,ATM:54,ARHGAP35:51,EP300:50,BCOR:50,NOTCH1:48,KMT2D:47,MAP3K1:44,CHD3:44,APC:43,NF1:40,RB1:39,PBRM1:36,SCAF4:36,CDKN2A:33,INPPL1:33,SIN3A:33,ZMYM2:33,CUX1:31,KANSL1:30,MSH6:27,PDS5B:23,SETD2:21,ARID2:21,ATF7IP:21,CTNND1:21,ALB:17,ZBTB20:16,FOXA2:16,NIPBL:15,MAX:13,SMAD4:12,BAP1:11,MLL2:11,ML…	CDKN2A:202,ARID1A:200,RB1:198,PTEN:192,BAP1:168,TP53:121,SMAD4:114,FUBP1:104,ARID1B:92,SETD2:90,FBXW7:81,FAT1:79,EP300:73,CDKN2C:73,APC:72,RASA1:70,STK11:67,MAX:64,PBRM1:56,VHL:49,ARID2:45,NF1:43,TGFBR2:41,BRD7:41,ATM:40,LATS1:37,MLL:36,MLL3:35,CBFB:33,PIK3R1:33,SMAD2:33,CTCF:32,CHD3:32,CASP8:31,MAP3K1:29,ARHGAP35:29,NSD1:28,KDM6A:26,AXIN1:26,TSC2:25,NOTCH1:24,ATRX:21,CUL3:21,HLA-A:20,SIN3A:20,CT…	TP53:126,VHL:49,PBRM1:43,PTEN:34,FUBP1:34,CIC:29,BAP1:17,STK11:16,ATRX:14,RB1:13,APC:12,ARID1A:11,AXIN1:11,NF1:10,FBXW7:9,SMAD4:9,CDH1:8,KMT2C:8,MLL3:8,FAT1:8,SETD2:8,ATM:6,CBFB:5,KMT2D:4,MLL2:4,NCOR1:3,ACVR2A:3,BRD7:3,MLL:3,RBM10:3,CMTR2:3,FTSJD1:3,RASA1:3,NOTCH1:3,MAP2K4:2,EP300:2,CASP8:2,MAP3K1:2,TSC2:2,CREBBP:2,NSD1:2,LATS1:1,TGFBR2:1,USP9X:1,CYLD:1,CUL3:1,PCF11:1,NF2:1,NIPBL:1,ARID2:1,ARID1B…	13:343,22:251,4:224,21:207,14:205,18:192,9:186,10:180,15:156,11:114,16:77,6:61,5:60,3:57,17:51,19:48,1:24,2:16,8:3	7:365,20:275,12:155,8:155,16:121,17:119,5:113,2:80,21:69,3:51,13:44,19:42,1:39,10:35,22:34,14:23,6:21,11:19,4:8,18:7,15:6,9:5	17p:360,8p:347,1p:319,3p:304,6q:250,5q:241,16q:225,19q:169,4q:153,9p:151,11p:121,10q:106,19p:106,18q:91,4p:84,9q:80,11q:68,10p:43,6p:20,2q:19,16p:19,18p:17,3q:17,20p:12,7p:10,17q:7,5p:4,2p:1	1q:426,8q:257,5p:235,3q:182,17q:129,12p:128,6p:119,7p:107,20q:92,19q:91,2p:88,16p:81,10p:49,20p:49,7q:43,18p:43,11q:31,9q:22,2q:17,12q:14,19p:14,8p:13,17p:8,5q:5,6q:3,16q:2,3p:1,9p:1,10q:1	TP53:698,PIK3CA:494,1q:426,PTEN:404,13:387,KRAS:387,ARID1A:384,17p:368,7:365,8p:360,IDH1:359,1p:319,3p:305,22:285,21:276,20:275,19q:260,BRAF:259,8q:257,6q:253,RB1:250,5q:246,5p:239,CDKN2A:235,4:232,14:228,16q:227,EGFR:221,10:215,18:199,3q:199,16:198,BAP1:196,9:191,ATRX:184,5:173,17:170,15:162,8:158,FBXW7:157,12:155,4q:153,9p:152,FAT1:151,MET:150,CTNNB1:140,6p:139,FUBP1:139,17q:136,SMAD4:135,PBRM1…
2	PIK3CA:190,KRAS:85,BRAF:64,CTNNB1:54,TTN:34,GRIN2A:30,NFE2L2:26,NRAS:24,KEAP1:22,SF3B1:19,FGFR3:18,SPOP:18,GNA11:18,HRAS:17,FOXA1:17,GNAQ:16,ERBB2:15,SI:15,GNAS:14,ERBB3:12,CHD4:10,AKT1:9,KDR:9,ERBB4:9,MUC16:7,EIF1AX:7,TAF1:7,RHOA:6,MYC:6,DNAH5:6,RHOB:5,RXRA:5,RAC1:5,IDH1:5,COL5A1:5,POLE:5,PPP2R1A:5,ERCC2:4,SMARCA4:4,FGFR2:4,MAP2K1:4,THSD7B:4,DICER1:4,ACVR1:4,C3orf70:3,SF1:3,AHR:3,PCBP1:3,CD79B:3…	MYC:313,PIK3CA:260,KRAS:216,ERBB2:164,BRAF:80,NFE2L2:69,CHD4:66,FOXA1:63,EGFR:62,AKT1:50,CTNNB1:43,ERBB3:42,SF3B1:42,RAD21:42,CRIP3:34,KEAP1:33,MET:33,AHR:29,NRAS:29,HRAS:29,MDM2:29,FGFR3:29,RAC1:23,TBC1D22B:22,ERCC2:21,GNA13:18,HIST1H3B:18,PIK3CG:18,HIST2H2BE:17,IDH1:17,GNAS:17,FLNA:17,TRRAP:17,C3orf70:16,CUL1:16,SRC:16,ACTB:15,MAPK1:14,SOS1:14,FGFR2:14,RHOA:13,U2AF1:13,KDR:13,SOX17:13,APOB:12,C…	PIK3CA:48,KRAS:36,BRAF:18,ERBB2:12,NFE2L2:12,EGFR:10,FGFR3:6,ERBB3:6,CTNNB1:5,MYC:5,AHR:3,SMARCA2:3,ERCC2:3,CARD11:3,GRIN2A:3,RAD21:3,TTN:3,HIST1H3B:2,KIAA0368:2,C3orf70:2,RHOA:2,CHD4:2,AKT1:2,MYD88:2,RAC1:2,HRAS:2,KDR:2,PIK3CG:2,KEAP1:2,NOMO1:2,TBC1D22B:2,TRRAP:2,PPP2R1A:2,HIST2H2BE:1,CUL1:1,SF3B1:1,PIM1:1,IGLL5:1,TMSB4X:1,MYH9:1,FLNA:1,MET:1,IDH1:1,APOB:1,SOS1:1,EPAS1:1,PCBP1:1,DNAH5:1,KIT:1,SL…	TP53:336,ARID1A:102,KMT2D:78,APC:67,KMT2C:65,PTEN:63,FBXW7:50,CDKN2A:49,FAT1:44,ATM:40,GATA3:34,EP300:33,KDM6A:32,PIK3R1:24,MAP3K1:23,NF1:23,RB1:21,CTCF:21,MLL3:20,MLL2:19,ARID2:19,TCF7L2:17,AMER1:17,ACVR2A:16,CASP8:15,SMAD4:14,KANSL1:12,SOX9:12,STAG2:11,NCOR1:11,CREBBP:10,NSD1:10,ALB:10,BCOR:10,RBM10:9,BAP1:9,CDH1:9,KMT2B:9,CDKN1A:8,NOTCH1:8,ZFP36L1:7,BRCA1:7,MAP2K4:7,FAM123B:7,TGIF1:7,ARHGAP35:…	RB1:220,PTEN:209,CDKN2A:198,SMAD4:176,TP53:165,BAP1:138,ARID1A:126,CBFB:104,EP300:95,FBXW7:82,PIK3R1:80,NCOR1:77,SMAD2:73,NF1:72,RASA1:66,CDH1:63,KDM6A:62,CASP8:59,ATM:57,MAP2K4:55,MLL:50,BRD7:50,FAT1:49,APC:49,BRCA1:43,MLL3:39,MAP3K1:38,PSIP1:35,CREBBP:34,STK11:32,ARID1B:32,TGFBR2:30,CUL3:30,SETD2:30,CSDE1:29,ARID2:28,CDKN1B:28,CTCF:24,MLL2:23,PBRM1:22,HLA-A:21,CHD1:20,ZFP36L1:20,DDX3X:20,TBX3:2…	TP53:173,APC:32,RB1:31,PTEN:25,CDH1:25,SMAD4:25,ARID1A:14,STK11:11,ARID2:10,BAP1:10,EP300:9,FAT1:9,ATM:9,NF1:9,PBRM1:9,NCOR1:8,VHL:7,PSIP1:6,FBXW7:6,MAP2K4:6,CREBBP:5,KDM6A:5,CBFB:5,NOTCH1:4,SETD2:4,TSC2:4,AXIN1:4,MGA:4,RASA1:4,CDKN2A:4,TSC1:3,STAG2:3,KMT2C:3,MLL3:3,KMT2D:3,MLL2:3,TGFBR2:3,SMAD2:3,NSD1:3,BRD7:3,CMTR2:3,FTSJD1:3,ARHGAP35:3,RBM10:2,KMT2A:2,MLL:2,USP9X:2,PIK3R1:2,BRCA1:2,AJUBA:2,ACV…	22:330,13:306,14:254,15:238,18:227,21:226,4:224,9:172,10:142,11:126,17:87,2:70,3:63,6:59,16:55,1:50,19:27,5:20,8:2	20:305,7:271,8:139,12:110,5:104,13:88,2:63,16:59,19:51,21:44,22:40,17:30,3:28,6:28,14:27,1:23,9:18,18:17,4:13,15:10,11:8,10:1	17p:521,8p:477,16q:340,5q:284,3p:281,6q:277,1p:250,9p:190,18q:178,19p:139,10q:124,4p:121,11q:119,11p:106,4q:91,9q:75,18p:35,2q:33,10p:30,6p:23,3q:18,16p:17,2p:7,7p:6,19q:5,20p:5,17q:3,1q:1,5p:1	1q:465,8q:365,5p:296,3q:215,16p:184,6p:180,20q:159,17q:148,7p:128,19q:124,12p:114,10p:101,2p:83,18p:57,7q:54,20p:49,11q:15,9q:13,12q:10,9p:9,4p:8,2q:8,19p:4,4q:3,3p:3,16q:3,18q:3,8p:3,5q:2,11p:2,10q:2,1p:1	TP53:674,17p:521,PIK3CA:498,8p:480,1q:466,13:394,22:370,8q:365,16q:343,KRAS:337,MYC:324,20:305,5p:297,PTEN:297,5q:286,3p:284,14:281,6q:277,RB1:272,7:271,21:270,1p:251,CDKN2A:251,15:248,18:244,ARID1A:242,4:237,3q:233,SMAD4:215,6p:203,16p:201,9p:199,ERBB2:191,9:190,18q:181,BRAF:162,20q:159,BAP1:157,17q:151,APC:148,19p:143,10:143,8:141,FBXW7:138,EP300:137,11:134,7p:134,11q:134,2:133,10p:131,4p:129,1…
3	PIK3CA:156,BRAF:84,KRAS:61,CTNNB1:58,NFE2L2:28,SPOP:28,PPP2R1A:21,GNAQ:19,NRAS:18,IDH1:17,ERBB2:16,SF3B1:16,CHD4:15,SI:14,KEAP1:14,GNA11:14,FGFR3:13,FOXA1:13,POLE:12,ERBB3:11,GRIN2A:11,GABRA6:11,HRAS:10,TAF1:10,ERBB4:9,ERCC2:8,DICER1:8,ATR:8,AKT1:6,MYC:6,FGFR2:6,SPTAN1:5,MDM2:5,EGFR:5,APOB:5,KDR:5,TTN:5,SOS1:5,RXRA:4,RHOB:4,PCBP1:4,LZTR1:4,MTOR:4,SMARCA4:4,MAP2K7:4,OR4C16:4,ACVR1:4,EIF1AX:4,HIST1…	MYC:345,PIK3CA:220,BRAF:215,EGFR:193,KRAS:180,ERBB2:145,MDM2:82,NFE2L2:63,FOXA1:59,ERBB3:53,SOX17:44,NRAS:42,PDGFRA:41,SDHA:39,IDH1:38,AHR:36,AKT1:36,CTNNB1:35,HRAS:33,CHD4:33,RAD21:33,HIST2H2BE:29,CRIP3:29,MET:28,FGFR3:27,KEAP1:26,SRC:26,TRIM49L2:26,GNAS:25,FGFR2:25,C3orf70:24,SOS1:24,PIK3R2:24,HIST1H3B:23,MYCN:23,GNA13:21,ERCC2:20,RAC1:20,TGFBR1:20,CUL1:19,FLNA:19,PPP2R1A:19,LZTR1:18,ACTB:17,SP…	EGFR:63,PIK3CA:45,KRAS:29,NFE2L2:13,ERBB2:8,PDGFRA:8,BRAF:7,PPP2R1A:5,HRAS:4,MYC:4,CHD4:4,C3orf70:3,FGFR3:3,MET:3,CTNNB1:3,FOXA1:3,ERCC2:2,BCLAF1:2,KIAA0368:2,SMARCA2:2,AHR:2,RHOB:2,NRAS:2,AKT1:2,KEAP1:2,GRIN2A:2,SDHA:2,TRIM49C:2,TRIM49L2:2,SOX17:2,GNAQ:2,GNA13:1,SF1:1,ERBB3:1,RHOA:1,SPTAN1:1,HIST1H3B:1,KRT15:1,GABRA6:1,GLT8D2:1,MYH9:1,ITGB1:1,CRIP3:1,U2AF1:1,PIK3CG:1,MDM2:1,KIT:1,ERBB4:1,RRAS2:1…	TP53:400,ARID1A:93,PTEN:79,KMT2D:76,FBXW7:73,APC:72,PIK3R1:46,KMT2C:43,ATM:36,FAT1:36,RB1:34,CDKN2A:31,EP300:28,ATRX:26,KDM6A:23,BCOR:20,NF1:18,ARHGAP35:18,ZFHX3:17,MLL2:16,CHD3:16,KMT2B:16,ARID2:15,GATA3:15,NOTCH1:15,RNF43:15,CTCF:15,STAG2:14,MAP3K1:14,CASP8:14,INPPL1:14,KANSL1:13,CTNND1:12,CDH1:12,NSD1:12,SCAF4:12,MLL3:11,AMER1:11,PBRM1:11,CDKN1A:10,CREBBP:10,BAP1:10,SOX9:10,ZMYM2:10,ELF3:9,TCF…	PTEN:426,CDKN2A:397,RB1:284,TP53:200,SMAD4:135,PIK3R1:134,ARID1A:114,BAP1:97,ATRX:94,SMAD2:94,EP300:91,FBXW7:87,APC:76,CHD8:75,NF1:72,ATM:59,FAT1:58,STAG2:53,RASA1:52,NCOR1:45,CBFB:45,MLL:44,TGFBR2:41,PBRM1:39,SETD2:39,PSIP1:37,KDM6A:36,MLL2:36,MLL3:36,BRCA1:36,CDK12:36,CASP8:35,CREBBP:34,ARID2:33,TCF12:27,STK11:26,ARID1B:26,TSC1:25,CHD1:25,CUL3:24,BRD7:24,NSD1:23,VHL:23,CHD3:23,TOP2A:23,CDH1:22,…	TP53:170,PTEN:90,RB1:46,APC:29,PBRM1:23,SMAD4:20,NF1:19,ATRX:18,VHL:17,BAP1:16,ARID1A:11,SETD2:11,FBXW7:10,NCOR1:8,CDH1:8,MLL:6,NF2:6,KMT2A:5,FAT1:5,NSD1:5,STAG2:4,ATM:4,MLL3:4,STK11:4,RASA1:4,ARID2:4,TSC1:3,CREBBP:3,EP300:3,KDM6A:3,KMT2C:3,MAP2K4:3,KMT2D:3,MLL2:3,TGFBR2:3,PIK3R1:3,BRD7:3,PSIP1:2,GPS2:2,ASXL2:2,TCF12:2,AXIN1:2,BRCA1:2,MEN1:1,ZFP36L1:1,CNOT1:1,CDKN2A:1,RBL2:1,THRAP3:1,CBFB:1,LATS1…	13:367,10:363,22:362,14:270,15:262,18:261,4:246,21:198,9:194,11:118,16:89,17:77,2:73,6:59,3:45,19:37,1:25,5:22,12:16,8:2	7:428,20:390,8:161,19:115,13:98,5:92,12:92,21:90,2:71,16:64,3:39,17:39,1:38,15:36,6:34,22:29,9:27,14:19,11:16,10:13,4:6,18:3	8p:442,17p:415,16q:310,6q:247,9p:222,5q:220,1p:216,3p:205,18q:172,10q:150,19p:134,4q:125,11p:105,11q:98,4p:66,9q:65,6p:53,10p:50,3q:48,2q:37,2p:35,12p:28,16p:24,18p:19,12q:14,17q:10,20p:8,19q:5,5p:3,7p:2	8q:374,1q:314,5p:273,3q:187,20q:177,7p:149,16p:132,6p:118,17q:110,12p:100,19q:94,2p:89,10p:86,7q:76,18p:72,9q:67,19p:54,20p:38,4p:33,3p:32,12q:26,17p:22,2q:17,11q:17,16q:9,9p:9,5q:8,4q:7,1p:2,8p:2,6q:2,11p:1,18q:1,10q:1	TP53:770,PTEN:595,13:465,8p:444,17p:437,CDKN2A:429,7:428,PIK3CA:421,22:391,20:390,10:376,8q:374,RB1:364,MYC:355,16q:319,1q:314,BRAF:306,15:298,14:289,21:288,5p:276,KRAS:270,18:264,EGFR:261,4:252,6q:249,3p:237,3q:235,9p:231,5q:228,9:221,1p:218,ARID1A:218,19p:188,PIK3R1:183,20q:177,APC:177,18q:173,6p:171,FBXW7:170,ERBB2:169,SMAD4:164,8:163,16p:156,16:153,19:152,7p:151,10q:151,2:144,ATRX:138,10p:136…
4	PIK3CA:42,BRAF:32,KRAS:23,HRAS:22,GTF2I:20,CTNNB1:14,SI:13,FGFR3:12,NFE2L2:9,RHOA:9,NRAS:9,KEAP1:9,ERCC2:8,ERBB3:8,RHOB:8,ERBB2:7,RXRA:6,MYH9:6,SF3B1:5,CHD4:5,SF1:4,SMARCA2:4,IDH1:3,RAC1:3,FLNA:3,MAPK1:3,MTOR:3,GRIN2A:3,OR2G2:3,ERBB4:3,PPP2R1A:3,TAF1:3,MYC:3,GNA11:3,BCLAF1:2,SPTAN1:2,CUL1:2,ZEB2:2,AHR:2,MYD88:2,ITGB1:2,KDR:2,U2AF1:2,OR4C16:2,AKT1:2,POLE:2,CCND1:2,SOS1:2,ACTB:1,GNA13:1,GAR1:1,CLAS…	MYC:191,PIK3CA:157,NFE2L2:65,FLNA:64,ERBB2:57,RAC1:54,MYH9:47,AHR:46,KRAS:42,MAPK1:41,FGFR3:34,HRAS:33,GNA13:32,HIST2H2BE:31,NRAS:30,HIST1H3B:29,ERBB3:25,KEAP1:24,ACTB:23,ERCC2:23,C3orf70:23,RHOA:21,CLASP2:20,CTNNB1:20,CUL1:20,MDM2:18,MET:16,RHOB:11,RXRA:11,BRAF:11,GAR1:10,ITGB1:10,SRC:9,SOX17:9,PPP2R1A:9,SMARCA2:8,PIK3R2:8,KIAA0368:7,CHD4:7,GNAS:7,ATR:7,MYCN:7,AKT1:6,EGFR:6,U2AF1:6,FGFR2:5,TGFBR…	PIK3CA:36,KRAS:17,NFE2L2:8,ERBB2:6,C3orf70:3,MYC:3,PPP2R1A:3,ERBB3:2,FGFR3:2,ERCC2:2,HIST2H2BE:2,AHR:2,ACTB:2,HRAS:2,MET:2,EGFR:2,BRAF:2,GNA13:1,HIST1H3B:1,CUL1:1,SPTAN1:1,PIM1:1,CARD11:1,RAC1:1,FLNA:1,KEAP1:1,U2AF1:1,CHD4:1	TP53:207,KMT2D:49,ARID1A:33,FAT1:32,CDKN2A:27,APC:26,KDM6A:23,FBXW7:23,EP300:22,KMT2C:21,NOTCH1:17,PTEN:15,MLL2:14,STAG2:13,ZFP36L1:11,MLL3:11,ATM:10,RB1:10,ELF3:9,CDKN1A:9,CTCF:9,NSD1:9,CREBBP:8,DIAPH2:7,ARID2:7,CASP8:7,AJUBA:7,KMT2A:6,ASXL2:6,KANSL1:6,EPHA2:6,HLA-B:6,PIK3R1:6,RASA1:6,SETD2:6,BAP1:5,TCF7L2:5,CUL3:5,BCOR:5,KLF5:4,TGFBR2:4,ARHGAP35:4,RBM10:3,TSC1:3,CYLD:3,HLA-A:3,PBRM1:3,PRKAR1A:2…	CDKN2A:143,SMAD4:122,PIK3R1:101,PTEN:87,TGFBR2:78,FBXW7:74,RB1:69,RASA1:57,EP300:53,TP53:49,KDM6A:49,FAT1:47,ARID1A:44,ATM:44,BAP1:43,PSIP1:42,CHD1:42,CUL3:41,NCOR1:38,CREBBP:31,MLL2:31,PBRM1:31,SMAD2:31,CASP8:29,ARID2:28,KIF5B:28,SETD2:26,MLL:25,RBL2:23,NSD1:20,RBM5:17,CNOT1:17,TSC1:17,CYLD:16,CTCF:15,HLA-A:15,VHL:15,DIAPH2:14,WAC:14,NHLRC1:13,GPS2:13,MLL3:13,ASXL2:13,NF1:13,HLA-B:13,MAX:12,APC:…	TP53:68,RB1:18,VHL:16,NSD1:15,SMAD4:11,SETD2:11,KDM6A:10,PBRM1:9,FAT1:8,PTEN:8,FBXW7:8,BAP1:7,APC:6,KMT2C:5,MLL3:5,ATM:5,ARID1A:4,EP300:4,KMT2D:3,MLL2:3,NCOR1:3,GPS2:3,CREBBP:3,STAG2:3,STK11:3,CYLD:3,NOTCH1:3,RASA1:3,NF2:3,ARID2:2,DIAPH2:2,TSC1:2,LATS1:2,SMAD2:2,AJUBA:2,CUL3:2,PIK3R1:2,MEN1:1,CDKN1A:1,EPHA2:1,DDX3X:1,RBM10:1,ZFP36L1:1,CNOT1:1,PSIP1:1,AMER1:1,FAM123B:1,CASP8:1,HLA-A:1,TGFBR2:1,HLA…	22:120,13:98,15:98,21:96,18:94,4:94,14:89,9:70,10:52,11:49,6:42,17:30,2:21,16:18,1:16,3:15,19:7,5:5	20:139,7:92,8:48,12:47,14:42,13:37,21:35,22:33,16:31,5:28,19:26,9:25,3:24,2:23,17:18,6:7,1:5,4:4,15:4,18:4,11:2,10:1	8p:207,3p:193,17p:171,5q:160,18q:115,9p:102,6q:92,19p:76,4p:76,11p:71,1p:68,11q:63,10q:60,16q:44,4q:42,10p:23,2q:22,9q:20,16p:8,6p:6,18p:4,7p:3,17q:2,1q:1,2p:1,20p:1	8q:183,3q:155,5p:149,1q:143,18p:74,7p:72,20q:62,12p:62,2p:61,17q:57,10p:49,19q:38,9q:33,6p:32,20p:29,16p:25,7q:18,12q:8,2q:7,5q:5,3p:5,11q:4,4p:1,19p:1,9p:1,11p:1,16q:1,8p:1,6q:1,10q:1	TP53:324,PIK3CA:235,8p:208,3p:198,MYC:197,8q:183,17p:171,CDKN2A:170,5q:165,3q:155,22:153,5p:149,1q:144,20:139,13:135,SMAD4:135,21:131,14:131,18q:115,PTEN:110,PIK3R1:109,FBXW7:105,9p:103,15:102,18:98,4:98,RB1:97,9:95,6q:93,7:92,FAT1:87,TGFBR2:83,KDM6A:82,NFE2L2:82,KRAS:82,ARID1A:81,EP300:79,18p:78,4p:77,19p:77,7p:75,10p:72,11p:72,ERBB2:70,1p:68,FLNA:68,11q:67,RASA1:66,20q:62,2p:62,12p:62,10q:61,AT…
