## Additional file 2 for "Novel Driver Strength Index highlights important cancer genes in TCGA PanCanAtlas patients": 2021_8_16_14_9_distribution_stages_males_genes.tsv

Tumor stage	SNA-based oncogenic events	CNA-based oncogenic events	Mixed oncogenic events	SNA-based tumor suppressor events	CNA-based tumor suppressor events	Mixed tumor suppressor events	Driver chromosome losses	Driver chromosome gains	Driver arm losses	Driver arm gains	Driver events of all classes
1	IDH1:192,CTNNB1:45,BRAF:43,PIK3CA:38,KRAS:32,KEAP1:24,SMARCA4:16,GRIN2A:12,SI:12,NRAS:11,NFE2L2:11,IDH2:9,KIT:6,GNAS:5,MET:5,EEF1A1:5,OR2G2:5,EGFR:4,HRAS:4,MTOR:2,PTPN11:2,APOB:2,FGFR2:2,PIK3CG:2,MAP2K7:2,OR4C16:2,ERBB4:2,EIF1AX:2,CRIP3:1,SOS1:1,FGFR3:1,COL5A1:1,TTN:1,RHOA:1,TRIM49C:1,ERBB2:1,ERBB3:1,AKT1:1	KRAS:157,PIK3CA:108,EGFR:102,MET:92,MYC:57,BRAF:52,MDM2:45,NFE2L2:39,RAD21:38,CRIP3:36,KEAP1:35,SMARCA4:25,NRAS:23,CREB3L3:18,PIK3CG:17,IDH1:13,KDR:13,ERBB2:12,CTNNB1:11,FGFR3:11,SOS1:11,KIT:11,APOB:10,GNAS:9,HRAS:9,PTPN11:9,FGFR2:9,SRC:8,GRIN2A:7,EEF1A1:6,U2AF1:6,TRIM49L2:6,RAC1:4,ERBB3:3,TGFBR1:3,ITGB1:2,MAPK1:2,HNRNPA2B1:2,ERBB4:2,PCBP1:1,FLNA:1,MYH9:1,KIF1A:1,IDH2:1,CEP63:1,TBC1D22B:1,NOMO1:1…	EGFR:16,KRAS:14,PIK3CA:10,NFE2L2:7,MET:5,CTNNB1:5,BRAF:3,KIT:3,SMARCA4:2,CRIP3:2,PIK3CG:2,FLNA:1,IDH1:1,KDR:1,HRAS:1,KEAP1:1,FGFR3:1,GRIN2A:1,FGFR2:1,TRIM49C:1,TRIM49L2:1	TP53:204,ATRX:83,ARID1A:35,CIC:32,APC:28,NF1:25,CDKN2A:23,KMT2D:20,NOTCH1:20,PTEN:16,SETD2:15,ALB:14,PIK3R1:13,ARID2:12,NIPBL:11,ZBTB20:10,ATM:8,FBXW7:8,KDM6A:8,MLL2:7,FAT1:6,KDM5C:6,BAP1:6,CUL3:6,NSD1:5,ARHGAP35:5,PTMA:5,RBM10:4,ACVR2A:4,SMAD4:4,PBRM1:4,RPS6KA3:4,NUP133:4,CREBBP:4,KLF5:4,SOX9:3,EP300:3,VHL:3,CDKN2C:3,RNF43:3,AMER1:2,ARID1B:2,PRKACA:2,CMTR2:2,FTSJD1:2,MGA:2,STK11:2,RASA1:2,CDH1:2…	CDKN2A:115,ARID1A:113,PTEN:86,RB1:72,BAP1:71,TP53:62,FUBP1:56,SMAD4:54,ARID1B:54,RASA1:49,SETD2:46,CDKN2C:38,BRD7:31,ARID2:30,PBRM1:28,STK11:27,MAX:26,FBXW7:26,VHL:26,APC:24,MLL:24,NSD1:22,NF1:22,SMAD2:20,KDM6A:17,CHD3:17,HLA-A:17,CUL3:16,TSC2:16,FAT1:15,NOTCH1:14,HIF1A:14,KDM5C:14,AXIN1:13,ARHGAP35:13,CREBBP:12,ATM:11,ACVR2A:11,ATRX:10,MLL2:8,TCEB1:8,CIC:7,RBM10:7,RPS6KA3:6,FTSJD1:6,MGA:6,PIK3R1…	TP53:73,VHL:31,PBRM1:28,FUBP1:22,CIC:15,PTEN:15,AXIN1:9,BAP1:7,APC:7,STK11:7,ATRX:6,ARID1A:6,NF1:6,FAT1:5,SETD2:4,RB1:3,RASA1:3,SMAD4:3,BRD7:2,MLL:2,NOTCH1:2,CREBBP:2,FBXW7:2,ACVR2A:1,USP9X:1,PCF11:1,NF2:1,NIPBL:1,ARID2:1,ARID1B:1,TSC2:1,ALB:1,RBM10:1,ATM:1,CMTR2:1,FTSJD1:1,ARHGAP35:1,KMT2D:1,MLL2:1,NSD1:1,BMPR2:1	13:182,18:139,4:123,21:122,14:112,9:109,10:104,22:89,11:79,15:62,5:58,6:44,16:42,3:38,19:30,1:15,17:14,2:7,8:1	7:241,20:148,12:104,17:94,16:90,8:82,21:62,5:57,2:40,13:30,3:29,22:28,19:22,14:22,11:11,1:11,6:7,4:5,15:4,18:3,9:2	1p:189,17p:162,8p:161,3p:152,6q:109,5q:109,19q:99,9p:86,4q:83,16q:73,10q:59,11p:52,19p:44,18q:43,9q:34,4p:34,11q:33,10p:29,6p:16,16p:15,3q:14,20p:12,18p:6,5p:4	1q:174,8q:133,5p:110,12p:95,17q:70,3q:67,7p:60,6p:52,2p:40,19q:33,20q:33,20p:23,7q:20,18p:18,16p:18,10p:14,11q:13,8p:12,2q:9,12q:9,19p:9,9q:5,5q:4,17p:4,9p:1	TP53:339,7:241,13:212,IDH1:206,KRAS:203,1p:189,21:184,1q:174,8p:173,17p:166,PIK3CA:156,ARID1A:154,3p:152,20:148,18:142,CDKN2A:138,14:134,8q:133,16:132,19q:132,4:128,EGFR:122,22:117,PTEN:117,5:115,5p:114,5q:113,9:111,6q:109,17:108,12:104,10:104,MET:102,ATRX:99,BRAF:98,12p:95,11:90,9p:87,BAP1:84,8:83,4q:83,3q:81,FUBP1:78,RB1:76,16q:73,17q:70,6p:68,3:67,15:66,SETD2:65,SMAD4:61,CTNNB1:61,PBRM1:60,7p:…
2	PIK3CA:48,KRAS:42,CTNNB1:34,BRAF:25,TTN:21,GRIN2A:20,KEAP1:17,FGFR3:16,SPOP:15,NFE2L2:12,NRAS:11,SI:11,HRAS:9,GNAS:9,ERBB3:8,SF3B1:8,FOXA1:8,GNA11:8,GNAQ:8,KDR:7,ERBB2:6,MUC16:6,ERBB4:6,IDH1:5,RXRA:4,RAC1:4,COL5A1:4,RHOB:3,RHOA:3,ERCC2:3,AHR:3,SMARCA4:3,PPP6C:3,MAP2K1:3,DNAH5:3,THSD7B:3,C3orf70:2,SF1:2,CLASP2:2,GNA13:2,PCBP1:2,MYC:2,IGLL5:2,MTOR:2,OR2G2:2,PIK3CG:2,RET:2,CEP63:2,PLCB1:2,SLC27A5:2,…	MYC:133,PIK3CA:131,KRAS:92,BRAF:62,ERBB2:50,NFE2L2:50,EGFR:47,RAD21:30,CTNNB1:29,KEAP1:26,AHR:25,ERBB3:23,HRAS:22,CRIP3:22,MET:21,MDM2:20,FGFR3:20,NRAS:17,TBC1D22B:17,ERCC2:15,PIK3CG:15,HIST1H3B:14,TRRAP:14,RAC1:13,GNA13:12,CUL1:12,ACTB:11,HIST2H2BE:11,FLNA:11,C3orf70:10,IDH1:10,RHOA:9,GNAS:9,GRIN2A:9,GAR1:8,CLASP2:8,RXRA:8,CREB3L3:8,FAM40A:8,SOS1:7,HNRNPA2B1:7,KIT:7,RHOB:6,SF3B1:6,SMARCA2:6,SF1:…	KRAS:25,BRAF:15,NFE2L2:9,ERBB2:7,PIK3CA:7,FGFR3:6,EGFR:4,SMARCA2:3,ERBB3:3,CTNNB1:3,RAD21:3,AHR:2,HIST1H3B:2,KIAA0368:2,C3orf70:2,RHOA:2,MYC:2,CARD11:2,RAC1:2,GRIN2A:2,PIK3CG:2,NOMO1:2,TTN:2,TRRAP:2,HIST2H2BE:1,CUL1:1,MYD88:1,MYH9:1,HRAS:1,FLNA:1,MET:1,APOB:1,KDR:1,KEAP1:1,EPAS1:1,DNAH5:1,TBC1D22B:1,NRAS:1	TP53:177,KMT2D:52,ARID1A:45,CDKN2A:35,APC:35,KDM6A:25,FBXW7:20,KMT2C:19,FAT1:18,ATM:16,ARID2:16,PTEN:14,MLL2:11,NF1:10,EP300:9,STAG2:9,AMER1:9,NSD1:9,ALB:9,CREBBP:8,MLL3:7,RB1:7,CDKN1A:7,SMAD4:7,KMT2A:6,ZFP36L1:6,TGIF1:6,TCF7L2:6,RBM10:5,KANSL1:5,FAM123B:5,SMAD2:5,ELF3:4,TSC1:4,CTNND1:4,BAP1:4,ACVR2A:4,SOX9:4,RASA1:4,NUP133:4,STK11:4,RNF43:4,CDH1:4,DIAPH2:3,MLL:3,EPHA2:3,MGA:3,BCOR:3,ASXL2:2,CNOT…	CDKN2A:136,PTEN:110,SMAD4:106,TP53:75,RB1:66,ARID1A:61,FBXW7:49,RASA1:42,SMAD2:40,KDM6A:38,BRD7:38,ATM:37,MLL:36,BAP1:36,PIK3R1:34,EP300:30,APC:29,PSIP1:24,SETD2:22,CREBBP:21,CUL3:21,ARID1B:20,NCOR1:19,FAT1:19,NF1:18,ZFP36L1:17,HLA-A:17,CSDE1:17,ARID2:16,DDX3X:16,CHD1:15,ACVR2A:14,ARHGAP35:14,GPS2:13,TSC1:13,MLL2:13,NSD1:12,AXIN1:12,CHD3:12,DIAPH2:11,RBM5:11,MLL3:11,PBRM1:11,VHL:11,TGFBR2:10,STK1…	TP53:98,RB1:17,APC:17,PTEN:16,SMAD4:15,ARID2:7,ATM:7,ARID1A:7,PBRM1:7,STK11:7,PSIP1:6,EP300:4,FBXW7:4,KDM6A:4,FAT1:4,CREBBP:4,TSC2:4,RASA1:4,NF1:4,TSC1:3,STAG2:3,NCOR1:3,BAP1:3,VHL:3,SETD2:3,AXIN1:3,KMT2A:2,MLL:2,CMTR2:2,FTSJD1:2,NOTCH1:2,CDKN2A:2,ARHGAP35:2,BRD7:2,ASXL2:1,RBM5:1,KMT2C:1,MLL3:1,ELF3:1,CHD1:1,KMT2D:1,MLL2:1,CDKN1A:1,RBL2:1,SMAD2:1,TGFBR2:1,AJUBA:1,ACVR2A:1,ARID1B:1,MGA:1,RBM10:1,N…	21:143,13:122,14:111,22:110,18:106,15:97,9:93,4:93,10:74,11:60,16:36,3:32,6:31,17:29,1:26,2:23,19:16,5:15	7:146,20:136,8:57,12:47,13:46,5:36,16:35,22:28,21:27,2:27,19:25,17:19,14:17,3:12,6:12,9:8,1:7,15:7,18:6,4:4,11:2	17p:243,8p:218,3p:144,5q:138,6q:123,1p:121,16q:105,18q:103,9p:99,4p:64,10q:61,19p:58,11p:53,4q:49,11q:45,9q:30,10p:20,6p:19,3q:11,2q:8,16p:8,18p:6,20p:5,19q:3,2p:2,1q:1,5p:1	8q:177,1q:163,5p:151,3q:96,20q:73,17q:69,6p:69,7p:66,12p:55,19q:50,18p:47,2p:44,20p:29,10p:28,7q:28,16p:19,11q:9,2q:5,9p:5,9q:5,4p:4,12q:4,16q:3,18q:3,8p:3,5q:2,4q:2,3p:2,19p:2,11p:1	TP53:350,17p:243,8p:221,PIK3CA:186,8q:177,CDKN2A:173,21:170,13:168,1q:164,KRAS:159,5p:152,7:146,3p:146,5q:140,PTEN:140,22:138,MYC:137,20:136,14:128,SMAD4:128,6q:123,1p:121,ARID1A:113,18:112,16q:108,3q:107,18q:106,9p:104,15:104,BRAF:102,9:101,4:97,RB1:90,6p:88,APC:81,10:74,FBXW7:73,20q:73,16:71,NFE2L2:71,17q:69,4p:68,KDM6A:67,CTNNB1:66,7p:66,ERBB2:63,11:62,10q:61,ATM:60,19p:60,8:57,12p:55,11p:54,1…
3	PIK3CA:68,CTNNB1:31,BRAF:31,KRAS:26,SPOP:19,IDH1:14,NFE2L2:13,GNAQ:13,FGFR3:11,SI:11,FOXA1:10,GRIN2A:9,KEAP1:9,GNA11:9,ERCC2:8,SF3B1:8,ERBB3:6,GABRA6:6,RXRA:4,RHOB:4,SPTAN1:4,ERBB2:4,MDM2:4,HRAS:4,ERBB4:4,ACTB:3,GNA13:3,NRAS:3,MTOR:3,APOB:3,RHOA:3,OR4C16:3,ZEB2:2,CUL1:2,HIST1H3B:2,CLASP2:2,MYC:2,KRT15:2,GLT8D2:2,LZTR1:2,GRIA2:2,KDR:2,PCBP1:2,TTN:2,MAP2K7:2,TGFBR1:2,KIT:2,EIF1AX:2,BCLAF1:1,SMARCA2…	MYC:194,BRAF:158,PIK3CA:128,EGFR:125,KRAS:91,ERBB2:54,MDM2:49,NFE2L2:44,ERBB3:28,HRAS:28,PDGFRA:28,RAD21:27,AHR:26,IDH1:26,HIST2H2BE:25,CTNNB1:20,KEAP1:20,FGFR3:19,NRAS:19,CRIP3:19,HIST1H3B:18,FOXA1:18,SDHA:18,TRIM49L2:18,RAC1:17,MET:17,TGFBR1:17,C3orf70:16,CUL1:14,FLNA:14,ERCC2:13,SPOP:13,GNA13:12,SRC:12,LZTR1:11,CLASP2:9,RHOA:9,ACTB:9,KRT15:9,SMARCA2:8,RXRA:8,GNAS:8,MAPK1:8,APOB:8,MYH9:7,SOS1:7…	EGFR:41,PIK3CA:19,KRAS:17,NFE2L2:7,BRAF:6,PDGFRA:5,ERBB2:4,FGFR3:3,MET:3,FOXA1:3,C3orf70:2,BCLAF1:2,HRAS:2,KIAA0368:2,SMARCA2:2,NRAS:2,CTNNB1:2,KEAP1:2,GRIN2A:2,SDHA:2,ERCC2:1,SF1:1,ERBB3:1,AHR:1,SPTAN1:1,HIST1H3B:1,RHOB:1,MYC:1,GABRA6:1,GLT8D2:1,MYH9:1,CRIP3:1,U2AF1:1,PIK3CG:1,MDM2:1,KIT:1,ERBB4:1,TRIM49C:1,TRIM49L2:1	TP53:215,KMT2D:55,ARID1A:40,APC:34,CDKN2A:23,FBXW7:22,PIK3R1:21,PTEN:20,FAT1:15,ATRX:15,KDM6A:14,KMT2C:14,ATM:14,MLL2:11,EP300:10,RB1:10,ARID2:10,NSD1:10,RNF43:10,STAG2:9,NOTCH1:9,NF1:9,CDKN1A:8,CREBBP:8,AMER1:8,ZMYM3:8,CUL3:7,CNBD1:7,RBM10:6,TCF7L2:6,SMAD4:6,CASP8:6,BAP1:6,MLL3:5,SOX9:5,ALB:5,CDH1:5,KMT2A:4,ELF3:4,BCOR:4,WAC:3,ASXL2:3,TSC1:3,KANSL1:3,ACVR2A:3,HLA-B:3,PBRM1:3,SETD2:3,RPS6KA3:3,CH…	PTEN:269,CDKN2A:256,RB1:122,TP53:110,SMAD4:84,PIK3R1:66,ATRX:59,ARID1A:59,SMAD2:52,FBXW7:48,APC:48,CHD8:46,RASA1:42,BAP1:41,STAG2:35,KDM6A:32,MLL:31,EP300:31,MLL2:29,PSIP1:28,ATM:26,FAT1:26,SETD2:24,CREBBP:23,NF1:22,TGFBR2:22,NSD1:21,NCOR1:20,ARID2:20,NF2:19,TSC1:18,TCF12:18,CUL3:18,ARID1B:18,PBRM1:17,CHD1:16,HLA-A:15,MLL3:14,NOTCH1:13,VHL:13,CDK12:13,MMP3:12,BRD7:12,STK11:12,CHD3:12,RBL2:11,RBM5…	TP53:85,PTEN:52,RB1:25,APC:21,PBRM1:15,NF1:13,VHL:11,ARID1A:9,SMAD4:9,SETD2:8,BAP1:8,ATRX:6,NCOR1:5,NSD1:5,MLL:4,RASA1:4,ARID2:4,STAG2:3,KDM6A:3,KMT2A:3,ATM:3,FAT1:3,NF2:3,BRD7:3,CREBBP:2,TSC1:2,GPS2:2,EP300:2,ASXL2:2,FBXW7:2,MLL3:2,KMT2D:2,MLL2:2,TGFBR2:2,MEN1:1,CNOT1:1,PSIP1:1,CDKN2A:1,RBL2:1,KMT2C:1,THRAP3:1,RBM10:1,PIK3R1:1,TCF12:1,CYLD:1,ACVR2A:1,AXIN1:1,RPS6KA3:1,STK11:1,HLA-A:1,CUL3:1,CDH1…	10:214,13:173,22:155,14:145,4:132,18:131,21:127,15:126,9:97,11:57,16:44,6:42,2:33,3:30,19:26,17:22,1:13,5:13,12:6,8:1	7:256,20:210,8:72,19:65,21:55,13:54,12:49,5:36,16:34,2:31,17:28,3:25,22:19,9:18,1:17,14:14,15:14,6:11,11:9,4:2,18:2	8p:243,17p:218,16q:133,5q:122,9p:122,3p:118,6q:114,1p:109,18q:106,10q:76,19p:66,4q:59,11p:44,11q:40,4p:34,6p:32,10p:25,9q:22,3q:21,16p:16,12p:15,2q:13,18p:10,2p:9,12q:9,20p:7,5p:3,19q:1	8q:212,5p:145,1q:131,3q:93,7p:90,20q:77,17q:57,12p:54,6p:52,2p:49,16p:47,7q:45,9q:44,18p:44,19q:34,19p:33,10p:30,20p:21,3p:17,4p:16,12q:15,11q:12,17p:12,2q:6,4q:6,9p:5,5q:4,16q:4,1p:1,11p:1,8p:1	TP53:410,PTEN:341,CDKN2A:280,7:256,8p:244,17p:230,13:227,PIK3CA:215,10:214,8q:212,20:210,MYC:197,BRAF:195,21:182,22:174,EGFR:167,14:159,RB1:157,5p:148,15:140,16q:137,3p:135,4:134,KRAS:134,18:133,1q:131,9p:127,5q:126,9:115,3q:114,6q:114,1p:110,ARID1A:108,18q:106,APC:103,19p:99,SMAD4:99,19:91,7p:90,PIK3R1:88,6p:84,ATRX:80,16:78,20q:77,10q:76,8:73,FBXW7:72,12p:69,11:66,9q:66,4q:65,2:64,NFE2L2:64,16p…
4	PIK3CA:23,KRAS:15,HRAS:14,BRAF:13,SI:11,GTF2I:9,FGFR3:8,CTNNB1:7,NFE2L2:7,ERCC2:6,ERBB2:6,RHOA:6,RXRA:5,ERBB3:5,RHOB:5,SF3B1:5,NRAS:5,KEAP1:5,SF1:4,SMARCA2:4,MYH9:4,ERBB4:3,BCLAF1:2,AHR:2,IDH1:2,MYD88:2,RAC1:2,FLNA:2,ITGB1:2,MAPK1:2,GRIN2A:2,OR4C16:2,CUL1:1,ACTB:1,GNA13:1,ZEB2:1,CLASP2:1,SPTAN1:1,KIAA0368:1,PCBP1:1,GNAS:1,CD79B:1,CARD11:1,PIM1:1,KDR:1,OR2G2:1,U2AF1:1,TTN:1,MAP2K7:1,TGFBR1:1,GNA11…	MYC:136,PIK3CA:120,NFE2L2:55,FLNA:52,RAC1:42,MYH9:41,ERBB2:37,AHR:35,MAPK1:33,HRAS:27,GNA13:26,KRAS:26,FGFR3:24,HIST1H3B:24,HIST2H2BE:23,NRAS:20,C3orf70:19,KEAP1:19,CLASP2:18,ACTB:18,ERBB3:17,ERCC2:17,RHOA:17,CTNNB1:16,CUL1:16,MDM2:10,MET:10,GAR1:9,RHOB:8,RXRA:8,BRAF:8,ITGB1:8,SMARCA2:6,KIAA0368:5,SRC:4,GNAS:3,RAD21:3,TRIM49L2:3,TGFBR1:3,SF3B1:2,BCLAF1:2,SF1:2,PCBP1:2,CRIP3:2,U2AF1:2,EGFR:2,PIK3C…	PIK3CA:24,KRAS:10,NFE2L2:6,ERBB2:5,FGFR3:2,C3orf70:2,HIST2H2BE:2,ACTB:2,EGFR:2,GNA13:1,ERCC2:1,AHR:1,ERBB3:1,CUL1:1,SPTAN1:1,PIM1:1,MYC:1,HRAS:1,MET:1,KEAP1:1,BRAF:1	TP53:130,KMT2D:41,CDKN2A:24,ARID1A:21,FAT1:21,KDM6A:18,APC:15,NOTCH1:15,FBXW7:12,STAG2:11,KMT2C:11,EP300:11,MLL2:11,ZFP36L1:8,ELF3:8,CDKN1A:8,NSD1:8,CREBBP:7,PTEN:7,ARID2:7,ATM:6,RB1:6,MLL3:6,AJUBA:6,KMT2A:5,ASXL2:5,DIAPH2:5,EPHA2:5,RASA1:5,KLF5:4,CASP8:4,HLA-B:4,CUL3:4,SETD2:4,RBM10:3,KANSL1:3,TCF7L2:3,CTCF:3,NHLRC1:2,MLL:2,PSIP1:2,TSC1:2,WAC:2,BTG2:2,SMAD4:2,PTCH1:2,CYLD:2,HLA-A:2,TGFBR2:2,KDM5…	CDKN2A:104,SMAD4:91,PIK3R1:74,TGFBR2:66,PTEN:56,FBXW7:49,KDM6A:47,RASA1:46,RB1:38,CUL3:36,CHD1:34,PSIP1:31,EP300:31,BAP1:31,TP53:29,FAT1:28,ATM:26,ARID1A:24,NCOR1:24,MLL2:23,CASP8:23,CREBBP:22,ARID2:22,RBL2:20,MLL:18,KIF5B:18,SMAD2:17,CNOT1:16,CYLD:14,PBRM1:14,RBM5:13,TSC1:13,WAC:13,NSD1:13,HLA-A:13,SETD2:13,DDX3X:11,VHL:11,GPS2:10,DIAPH2:10,ASXL2:10,NOTCH1:10,HLA-B:10,NHLRC1:9,STAG2:9,MAX:8,THRA…	TP53:44,NSD1:13,RB1:10,SETD2:9,VHL:9,KDM6A:8,FAT1:6,PTEN:6,PBRM1:6,SMAD4:5,KMT2C:4,MLL3:4,KMT2D:3,MLL2:3,NCOR1:3,GPS2:3,ATM:3,EP300:3,APC:3,CYLD:3,RASA1:3,NF2:3,ARID1A:2,DIAPH2:2,CREBBP:2,TSC1:2,STAG2:2,SMAD2:2,NOTCH1:2,FBXW7:2,AJUBA:2,CUL3:2,CDKN1A:1,ARID2:1,EPHA2:1,RBM10:1,ZFP36L1:1,CNOT1:1,PSIP1:1,CASP8:1,HLA-A:1,PIK3R1:1,TGFBR2:1,HLA-B:1,BAP1:1,MGA:1,STK11:1	21:77,13:66,22:65,4:64,18:60,15:60,14:55,9:45,11:32,10:31,6:25,17:15,2:12,16:12,3:10,1:9,19:5,5:2	20:91,7:62,8:35,12:34,14:31,22:29,13:28,21:24,16:21,19:20,3:20,9:17,5:16,17:16,2:13,1:4,18:4,4:3,15:2,6:2,11:1	3p:142,8p:142,5q:124,17p:106,18q:87,9p:80,4p:63,6q:62,11q:51,10q:49,19p:49,1p:48,11p:41,16q:27,4q:23,10p:19,2q:15,9q:10,16p:4,6p:3,18p:2,20p:1	8q:127,3q:112,5p:105,1q:83,7p:54,18p:54,12p:49,2p:43,20q:42,17q:36,10p:28,9q:27,6p:20,19q:18,20p:17,16p:17,7q:13,12q:7,3p:5,2q:3,5q:2,4p:1,9p:1,11p:1,16q:1,8p:1	TP53:203,PIK3CA:167,3p:147,8p:143,MYC:137,CDKN2A:128,8q:127,5q:126,3q:112,17p:106,5p:105,21:101,SMAD4:98,13:94,22:94,20:91,18q:87,14:86,1q:83,9p:81,PIK3R1:76,KDM6A:73,PTEN:69,TGFBR2:69,NFE2L2:68,4:67,18:64,4p:64,FBXW7:63,6q:62,15:62,7:62,9:62,18p:56,FAT1:55,7p:54,RB1:54,RASA1:54,FLNA:54,KRAS:51,11q:51,10q:49,19p:49,12p:49,ERBB2:48,1p:48,10p:47,ARID1A:47,EP300:45,MYH9:45,KMT2D:44,RAC1:44,2p:43,20q…
